# Minimal observed impact of HLA genotype on hospitalization and severity of SARS-CoV-2 infection

**DOI:** 10.1101/2021.12.22.21268062

**Authors:** Austin Nguyen, Tasneem Yusufali, Jill A. Hollenbach, Abhinav Nellore, Reid F. Thompson

**Affiliations:** Department of Biomedical Engineering; Oregon Health & Science University; Portland, OR, 97239; USA; Department of Neurology; University of California, San Francisco; San Francisco, CA, 94158; USA; Department of Epidemiology and Biostatistics; University of California, San Francisco; San Francisco, CA, 94158; USA; Department of Surgery; Oregon Health & Science University; Portland, OR, 97239; USA; Department of Radiation Medicine; Oregon Health & Science University; Portland, OR, 97239; USA; Department of Medical Informatics and Clinical Epidemiology; Oregon Health & Science University; Portland, OR, 97239; USA; Division of Hospital and Specialty Medicine; VA Portland Healthcare System; Portland, OR, 97239; USA

## Abstract

HLA is a critical component of the viral antigen presentation pathway. We investigated the relationship between severity of SARS-CoV-2 disease and HLA type in 3,235 individuals with confirmed SARS-CoV-2 infection. We found only the DPB1 locus to be associated with the binary outcome of whether an individual developed any COVID-19 symptoms. The number of peptides predicted to bind to an HLA allele had no significant relationship with disease severity both when stratifying individuals by ancestry or age and in a pooled analysis. Age, BMI, asthma status, and autoimmune disorder status were predictive of severity across multiple age and individual ancestry stratificiations. Overall, at the population level, we found HLA type is significantly less predictive of COVID-19 disease severity than certain demographic factors and clinical comorbidities.
