## Supplemental File 1 for "Minimal observed impact of HLA genotype on hospitalization and severity of SARS-CoV-2 infection": AA_binned.txt

Locus	Position	Residue	Group.0	Group.1
A	Position.153	R	24	3
A	Position.153	W	23	1
A	Position.171	Q	11	4
A	Position.171	R	25	5
B	Position.50	K	41	5
B	Position.50	M	21	5
B	Position.110	N	1	0
B	Position.110	T	10	1
B	Position.110	V	14	1
B	Position.110	W	32	7
B	Position.129	D	21	5
B	Position.129	F	13	4
B	Position.129	L	20	0
B	Position.169	D	33	3
B	Position.169	R	36	3
B	Position.169	W	1	3
C	Position.168	D	1	0
C	Position.168	Q	33	0
C	Position.175	E	37	0
C	Position.175	L	28	8
DRB1	Position.11	D	10	1
DRB1	Position.11	G	36	3
DRB1	Position.11	L	13	2
DRB1	Position.11	V	15	5
DRB1	Position.13	F	28	5
DRB1	Position.13	G	35	4
DRB1	Position.13	H	10	3
DRB1	Position.13	Y	36	3
DRB1	Position.27	L	34	4
DRB1	Position.27	Y	34	6
DRB1	Position.31	C	13	2
DRB1	Position.31	G	10	1
DRB1	Position.31	L	36	3
DRB1	Position.31	R	5	2
DRB1	Position.75	E	12	2
DRB1	Position.75	L	19	4
DRB1	Position.75	Q	36	3
DQA1	Position.47	K	38	3
DQA1	Position.47	Q	24	4
DQB1	Nothing.binned	NA	NA	NA
DPB1	Nothing.binned	NA	NA	NA
