## Supplemental File 1 for "Minimal observed impact of HLA genotype on hospitalization and severity of SARS-CoV-2 infection": AA_chisq.txt

Locus	Position	X.square	df	p.value	sig
A	Position.9	1.8301	3	0.60841	NS
A	Position.62	2.1259	4	0.71261	NS
A	Position.65	0.158	1	0.691	NS
A	Position.66	0.4152	1	0.51934	NS
A	Position.70	1.1001	1	0.29424	NS
A	Position.76	0.4865	2	0.78409	NS
A	Position.79	0.056	1	0.81293	NS
A	Position.80	0.056	1	0.81293	NS
A	Position.81	0.056	1	0.81293	NS
A	Position.82	0.056	1	0.81293	NS
A	Position.83	0.056	1	0.81293	NS
A	Position.90	0.0362	1	0.8491	NS
A	Position.95	1.4688	2	0.47979	NS
A	Position.97	0.1663	2	0.92021	NS
A	Position.99	0.158	1	0.691	NS
A	Position.105	0	1	1	NS
A	Position.107	0.0341	1	0.85352	NS
A	Position.114	0.4958	3	0.91982	NS
A	Position.116	0.2896	2	0.8652	NS
A	Position.128	0.0104	1	0.91874	NS
A	Position.143	2e-04	1	0.98861	NS
A	Position.145	1.3437	1	0.24639	NS
A	Position.146	2e-04	1	0.98861	NS
A	Position.152	1.2507	1	0.26343	NS
A	Position.153	1.6281	3	0.65304	NS
A	Position.171	6.0437	2	0.048712	*
A	Position.181	0.0592	1	0.80784	NS
A	Position.182	0.0592	1	0.80784	NS
B	Position.11	2.7621	1	0.096519	NS
B	Position.12	0.0991	1	0.75295	NS
B	Position.24	0.7483	2	0.68789	NS
B	Position.37	0	1	1	NS
B	Position.50	0.9919	2	0.60898	NS
B	Position.67	0.7889	1	0.37444	NS
B	Position.68	0.032	1	0.85803	NS
B	Position.70	0.5491	1	0.45869	NS
B	Position.71	0.5491	1	0.45869	NS
B	Position.72	3.8	4	0.43375	NS
B	Position.74	2.3434	1	0.12581	NS
B	Position.76	2.3434	1	0.12581	NS
B	Position.86	0.0036	1	0.95241	NS
B	Position.92	2.5144	2	0.28445	NS
B	Position.93	0.0058	1	0.93947	NS
B	Position.94	0.0014	1	0.96973	NS
B	Position.95	0.0014	1	0.96973	NS
B	Position.107	0.2033	1	0.6521	NS
B	Position.108	1.3337	2	0.51333	NS
B	Position.110	1.001	2	0.60624	NS
B	Position.116	0.1654	1	0.68425	NS
B	Position.126	1.02	1	0.31252	NS
B	Position.129	1.3302	2	0.51422	NS
B	Position.144	0.27	1	0.6033	NS
B	Position.165	0	1	1	NS
B	Position.169	2e-04	1	0.98815	NS
B	Position.176	2.1242	2	0.34573	NS
B	Position.190	0.2246	1	0.63556	NS
B	Position.193	0.2246	1	0.63556	NS
C	Position.9	2.5743	2	0.27606	NS
C	Position.11	1.5182	1	0.21789	NS
C	Position.14	2.4832	1	0.11506	NS
C	Position.21	1.0502	1	0.30546	NS
C	Position.24	1.0951	1	0.29534	NS
C	Position.49	2.4832	1	0.11506	NS
C	Position.71	0	1	1	NS
C	Position.78	0	1	1	NS
C	Position.82	0	1	1	NS
C	Position.85	0	1	1	NS
C	Position.95	0.0411	1	0.83933	NS
C	Position.102	1.8206	1	0.17725	NS
C	Position.104	1.3592	2	0.50682	NS
C	Position.119	1.0238	1	0.31163	NS
C	Position.121	13.7211	2	0.0010483	*
C	Position.159	2.0182	1	0.15542	NS
C	Position.164	4.4904	1	0.034086	*
C	Position.168	7.297	3	0.063011	NS
C	Position.175	0	1	1	NS
DRB1	Position.9	0.0453	2	0.97763	NS
DRB1	Position.11	0.8077	2	0.66774	NS
DRB1	Position.12	0.4803	1	0.48829	NS
DRB1	Position.13	0.6353	2	0.72787	NS
DRB1	Position.27	0.228	1	0.63304	NS
DRB1	Position.29	1.8556	2	0.39541	NS
DRB1	Position.31	0.5622	2	0.75495	NS
DRB1	Position.33	0.36	1	0.5485	NS
DRB1	Position.38	4.0864	4	0.39444	NS
DRB1	Position.48	0.0473	1	0.82786	NS
DRB1	Position.59	0.0042	1	0.94821	NS
DRB1	Position.61	1.3033	1	0.25362	NS
DRB1	Position.68	2.1567	2	0.34015	NS
DRB1	Position.71	1.8796	2	0.3907	NS
DRB1	Position.72	1.1394	3	0.76757	NS
DRB1	Position.74	0.1388	1	0.70951	NS
DRB1	Position.75	0.1326	2	0.93583	NS
DRB1	Position.78	0	1	1	NS
DRB1	Position.79	0.1805	1	0.67098	NS
DRB1	Position.87	0.2414	1	0.62317	NS
DQA1	Position.11	0.1729	1	0.67754	NS
DQA1	Position.18	0.1729	1	0.67754	NS
DQA1	Position.25	0.7649	1	0.38181	NS
DQA1	Position.34	0.0029	1	0.95676	NS
DQA1	Position.40	0.0941	1	0.75901	NS
DQA1	Position.45	0.1729	1	0.67754	NS
DQA1	Position.47	0.3756	2	0.82877	NS
DQA1	Position.48	0.1729	1	0.67754	NS
DQA1	Position.50	0.3756	2	0.82877	NS
DQA1	Position.51	0.0941	1	0.75901	NS
DQA1	Position.52	0.6738	2	0.714	NS
DQA1	Position.53	0.3756	2	0.82877	NS
DQA1	Position.55	0.1729	1	0.67754	NS
DQA1	Position.56	1.093	2	0.57897	NS
DQA1	Position.61	0.1729	1	0.67754	NS
DQA1	Position.64	0.1729	1	0.67754	NS
DQA1	Position.66	0.1729	1	0.67754	NS
DQA1	Position.69	0.4126	2	0.81359	NS
DQA1	Position.75	0.145	1	0.70335	NS
DQA1	Position.76	1.093	2	0.57897	NS
DQA1	Position.80	0.1729	1	0.67754	NS
DQB1	Position.9	0.0932	1	0.76009	NS
DQB1	Position.13	0.0189	1	0.89065	NS
DQB1	Position.14	0	1	1	NS
DQB1	Position.26	1.1281	2	0.56889	NS
DQB1	Position.28	0	1	1	NS
DQB1	Position.30	0.0109	2	0.99459	NS
DQB1	Position.37	0	1	1	NS
DQB1	Position.38	0	1	1	NS
DQB1	Position.45	0.0189	1	0.89065	NS
DQB1	Position.46	0	1	1	NS
DQB1	Position.47	0	1	1	NS
DQB1	Position.52	0	1	1	NS
DQB1	Position.53	0.0915	1	0.76222	NS
DQB1	Position.55	0.0908	2	0.95563	NS
DQB1	Position.57	0.617	3	0.89253	NS
DQB1	Position.66	0.4232	1	0.51536	NS
DQB1	Position.67	0.4232	1	0.51536	NS
DQB1	Position.70	2.5652	2	0.27732	NS
DQB1	Position.71	2.5931	3	0.4587	NS
DQB1	Position.74	0.7685	2	0.68095	NS
DQB1	Position.75	0.2677	1	0.6049	NS
DQB1	Position.77	0	1	1	NS
DQB1	Position.84	0.0915	1	0.76222	NS
DQB1	Position.85	0.0915	1	0.76222	NS
DQB1	Position.86	0.2543	2	0.88062	NS
DQB1	Position.87	0.2865	2	0.86653	NS
DQB1	Position.89	0.0915	1	0.76222	NS
DQB1	Position.90	0.0915	1	0.76222	NS
DPB1	Position.8	1.1369	1	0.28632	NS
DPB1	Position.9	3.2257	2	0.19932	NS
DPB1	Position.11	3.8368	1	0.050139	NS
DPB1	Position.43	2.2684	1	0.13204	NS
DPB1	Position.63	4.5831	1	0.032289	*
DPB1	Position.76	3.2859	2	0.19341	NS
DPB1	Position.91	1.8326	2	0.39999	NS
DPB1	Position.92	4e-04	1	0.9841	NS
DPB1	Position.93	4e-04	1	0.9841	NS
DPB1	Position.94	4e-04	1	0.9841	NS
