## Supplemental File 1 for "Minimal observed impact of HLA genotype on hospitalization and severity of SARS-CoV-2 infection": AA_freqs.txt

Locus	Position	Residue	Group.0	Group.1
A	Position.9	F	0.01307	0.01784
A	Position.9	S	0.00935	0.0109
A	Position.9	T	0.00298	0.00198
A	Position.9	Y	0.00648	0.00496
A	Position.62	E	0.00542	0.00694
A	Position.62	G	0.00531	0.00694
A	Position.62	L	0.00096	0
A	Position.62	Q	0.01276	0.01586
A	Position.62	R	0.00744	0.00595
A	Position.65	G	0.00489	0.00694
A	Position.65	R	0.027	0.02874
A	Position.66	K	0.0102	0.01388
A	Position.66	N	0.02168	0.02181
A	Position.70	H	0.02062	0.02676
A	Position.70	Q	0.01127	0.00892
A	Position.76	A	0.00542	0.00595
A	Position.76	E	0.00723	0.00991
A	Position.76	V	0.01924	0.01982
A	Position.79	G	0.02668	0.02874
A	Position.79	R	0.00521	0.00694
A	Position.80	I	0.00521	0.00694
A	Position.80	T	0.02668	0.02874
A	Position.81	A	0.00521	0.00694
A	Position.81	L	0.02668	0.02874
A	Position.82	L	0.00521	0.00694
A	Position.82	R	0.02668	0.02874
A	Position.83	G	0.02668	0.02874
A	Position.83	R	0.00521	0.00694
A	Position.90	A	0.02572	0.02775
A	Position.90	D	0.00616	0.00793
A	Position.95	I	0.02168	0.02181
A	Position.95	L	0.00627	0.00694
A	Position.95	V	0.00393	0.00694
A	Position.97	I	0.01222	0.01487
A	Position.97	M	0.01095	0.01189
A	Position.97	R	0.00872	0.00892
A	Position.99	F	0.00489	0.00694
A	Position.99	Y	0.027	0.02874
A	Position.105	P	0.00861	0.00991
A	Position.105	S	0.02328	0.02577
A	Position.107	G	0.02657	0.02874
A	Position.107	W	0.00531	0.00694
A	Position.114	E	0.00446	0.00396
A	Position.114	H	0.01222	0.01487
A	Position.114	Q	0.00531	0.00496
A	Position.114	R	0.00989	0.01189
A	Position.116	D	0.0152	0.01685
A	Position.116	H	0.00446	0.00396
A	Position.116	Y	0.01222	0.01487
A	Position.128	K	0.01339	0.01586
A	Position.128	N	0.01849	0.01982
A	Position.143	I	0.02338	0.02676
A	Position.143	T	0.0085	0.00892
A	Position.145	K	0.01573	0.02181
A	Position.145	Q	0.01616	0.01388
A	Position.146	H	0.0085	0.00892
A	Position.146	R	0.02338	0.02676
A	Position.152	H	0.01764	0.02379
A	Position.152	R	0.01424	0.01189
A	Position.153	A	0.0033	0.00595
A	Position.153	binned	0.005	0.00396
A	Position.153	E	0.00531	0.00595
A	Position.153	V	0.01828	0.01982
A	Position.171	binned	0.00383	0.00892
A	Position.171	L	0.02211	0.02379
A	Position.171	W	0.00595	0.00297
A	Position.181	D	0.00691	0.00892
A	Position.181	E	0.02498	0.02676
A	Position.182	G	0.00691	0.00892
A	Position.182	W	0.02498	0.02676
B	Position.11	A	0.02412	0.03158
B	Position.11	S	0.00667	0.00287
B	Position.12	M	0.0236	0.02775
B	Position.12	V	0.00718	0.0067
B	Position.24	A	0.01406	0.01818
B	Position.24	S	0.01242	0.01148
B	Position.24	T	0.00431	0.00479
B	Position.37	L	0.00431	0.00479
B	Position.37	Q	0.02648	0.02967
B	Position.50	binned	0.00636	0.00957
B	Position.50	E	0.0117	0.01148
B	Position.50	T	0.01273	0.0134
B	Position.67	G	0.00575	0.00383
B	Position.67	R	0.02504	0.03063
B	Position.68	E	0.01293	0.0134
B	Position.68	N	0.01786	0.02105
B	Position.70	Q	0.02443	0.02967
B	Position.70	R	0.00636	0.00479
B	Position.71	I	0.02443	0.02967
B	Position.71	N	0.00636	0.00479
B	Position.72	C	0.004	0.0067
B	Position.72	F	0.008	0.01148
B	Position.72	M	0.00636	0.00479
B	Position.72	S	0.00729	0.00861
B	Position.72	Y	0.00513	0.00287
B	Position.74	A	0.01129	0.00766
B	Position.74	T	0.0195	0.0268
B	Position.76	A	0.01129	0.00766
B	Position.76	T	0.0195	0.0268
B	Position.86	D	0.00708	0.00861
B	Position.86	Y	0.02371	0.02584
B	Position.92	I	0.0119	0.01148
B	Position.92	N	0.01683	0.01818
B	Position.92	T	0.00205	0.00479
B	Position.93	A	0.01385	0.01627
B	Position.93	L	0.01693	0.01818
B	Position.94	L	0.01396	0.01627
B	Position.94	R	0.01683	0.01818
B	Position.95	G	0.01683	0.01818
B	Position.95	R	0.01396	0.01627
B	Position.107	I	0.01201	0.01531
B	Position.107	T	0.01878	0.01914
B	Position.108	I	0.01201	0.01531
B	Position.108	L	0.01519	0.01723
B	Position.108	W	0.00359	0.00191
B	Position.110	binned	0.00585	0.00861
B	Position.110	R	0.01919	0.02105
B	Position.110	S	0.00575	0.00479
B	Position.116	L	0.01355	0.0134
B	Position.116	V	0.01724	0.02105
B	Position.126	H	0.02566	0.02584
B	Position.126	Y	0.00513	0.00861
B	Position.129	binned	0.00554	0.00861
B	Position.129	S	0.01447	0.01627
B	Position.129	Y	0.01078	0.00957
B	Position.144	R	0.00585	0.00479
B	Position.144	S	0.02494	0.02967
B	Position.165	E	0.01149	0.0134
B	Position.165	V	0.01929	0.02105
B	Position.169	binned	0.00718	0.00861
B	Position.169	L	0.0236	0.02584
B	Position.176	E	0.0039	0.00191
B	Position.176	L	0.02268	0.02584
B	Position.176	T	0.00421	0.0067
B	Position.190	D	0.00575	0.00479
B	Position.190	E	0.02504	0.02967
B	Position.193	E	0.00575	0.00479
B	Position.193	Q	0.02504	0.02967
C	Position.9	D	0.01519	0.01168
C	Position.9	S	0.01175	0.01898
C	Position.9	Y	0.02005	0.0219
C	Position.11	A	0.03524	0.03358
C	Position.11	S	0.01175	0.01898
C	Position.14	R	0.03634	0.03358
C	Position.14	W	0.01065	0.01898
C	Position.21	H	0.00893	0.0146
C	Position.21	R	0.03806	0.03796
C	Position.24	A	0.0318	0.04088
C	Position.24	S	0.01519	0.01168
C	Position.49	A	0.03634	0.03358
C	Position.49	E	0.01065	0.01898
C	Position.71	K	0.04041	0.04526
C	Position.71	N	0.00658	0.0073
C	Position.78	A	0.02882	0.03212
C	Position.78	T	0.01817	0.02044
C	Position.82	N	0.02412	0.02774
C	Position.82	S	0.02287	0.02482
C	Position.85	K	0.02412	0.02774
C	Position.85	N	0.02287	0.02482
C	Position.95	A	0.02115	0.0219
C	Position.95	D	0.02585	0.03066
C	Position.102	R	0.03493	0.04526
C	Position.102	W	0.01206	0.0073
C	Position.104	F	0.01331	0.01898
C	Position.104	S	0.00282	0.00146
C	Position.104	Y	0.03086	0.03212
C	Position.119	D	0.02961	0.02774
C	Position.119	N	0.01739	0.02482
C	Position.121	F	0.01848	0.02774
C	Position.121	S	0.02569	0.0146
C	Position.121	Y	0.00282	0.01022
C	Position.159	L	0.01081	0.00584
C	Position.159	W	0.03618	0.04672
C	Position.164	A	0.01378	0.00584
C	Position.164	E	0.03321	0.04672
C	Position.168	binned	0.00533	0
C	Position.168	L	0.0177	0.02044
C	Position.168	R	0.01457	0.02482
C	Position.168	W	0.0094	0.0073
C	Position.175	binned	0.01018	0.01168
C	Position.175	T	0.03681	0.04088
DRB1	Position.9	E	0.02917	0.03329
DRB1	Position.9	K	0.00149	0.00139
DRB1	Position.9	W	0.01399	0.01526
DRB1	Position.11	binned	0.01101	0.01526
DRB1	Position.11	P	0.0067	0.00832
DRB1	Position.11	S	0.02693	0.02636
DRB1	Position.12	K	0.01771	0.02358
DRB1	Position.12	T	0.02693	0.02636
DRB1	Position.13	binned	0.01622	0.02081
DRB1	Position.13	R	0.0067	0.00832
DRB1	Position.13	S	0.02173	0.02081
DRB1	Position.27	binned	0.01012	0.01387
DRB1	Position.27	F	0.03452	0.03607
DRB1	Position.29	D	0.02976	0.03884
DRB1	Position.29	E	0.01339	0.00971
DRB1	Position.29	H	0.00149	0.00139
DRB1	Position.31	binned	0.00952	0.0111
DRB1	Position.31	H	0.00848	0.00694
DRB1	Position.31	Y	0.02664	0.0319
DRB1	Position.33	H	0.01533	0.01387
DRB1	Position.33	Y	0.02932	0.03607
DRB1	Position.38	F	0.00536	0.00416
DRB1	Position.38	L	0.00238	0
DRB1	Position.38	N	0.01369	0.01248
DRB1	Position.38	S	0.00863	0.0111
DRB1	Position.38	Y	0.01458	0.02219
DRB1	Position.48	F	0.02634	0.02774
DRB1	Position.48	Y	0.0183	0.02219
DRB1	Position.59	A	0.03631	0.04162
DRB1	Position.59	E	0.00833	0.00832
DRB1	Position.61	S	0.00923	0.00555
DRB1	Position.61	Y	0.03542	0.04439
DRB1	Position.68	F	0.00938	0.01248
DRB1	Position.68	I	0.02426	0.02081
DRB1	Position.68	L	0.01101	0.01665
DRB1	Position.71	D	0.02604	0.02358
DRB1	Position.71	Q	0.01637	0.02219
DRB1	Position.71	R	0.00223	0.00416
DRB1	Position.72	A	0.0064	0.00832
DRB1	Position.72	E	0.00952	0.00694
DRB1	Position.72	K	0.00878	0.0111
DRB1	Position.72	R	0.01994	0.02358
DRB1	Position.74	A	0.03274	0.03884
DRB1	Position.74	G	0.0119	0.0111
DRB1	Position.75	A	0.02813	0.03052
DRB1	Position.75	binned	0.00997	0.01248
DRB1	Position.75	R	0.00655	0.00694
DRB1	Position.78	N	0.00655	0.00694
DRB1	Position.78	T	0.0381	0.043
DRB1	Position.79	V	0.00685	0.00555
DRB1	Position.79	Y	0.0378	0.04439
DRB1	Position.87	G	0.02247	0.02219
DRB1	Position.87	V	0.02217	0.02774
DQA1	Position.11	C	0.0214	0.02642
DQA1	Position.11	Y	0.02112	0.02114
DQA1	Position.18	F	0.0214	0.02642
DQA1	Position.18	S	0.02112	0.02114
DQA1	Position.25	F	0.00652	0.00396
DQA1	Position.25	Y	0.036	0.0436
DQA1	Position.34	E	0.01332	0.01585
DQA1	Position.34	Q	0.0292	0.03171
DQA1	Position.40	E	0.03019	0.03567
DQA1	Position.40	G	0.01233	0.01189
DQA1	Position.45	A	0.0214	0.02642
DQA1	Position.45	V	0.02112	0.02114
DQA1	Position.47	binned	0.00879	0.00925
DQA1	Position.47	C	0.01233	0.01189
DQA1	Position.47	R	0.0214	0.02642
DQA1	Position.48	L	0.02112	0.02114
DQA1	Position.48	W	0.0214	0.02642
DQA1	Position.50	E	0.0214	0.02642
DQA1	Position.50	L	0.00879	0.00925
DQA1	Position.50	V	0.01233	0.01189
DQA1	Position.51	F	0.03019	0.03567
DQA1	Position.51	L	0.01233	0.01189
DQA1	Position.52	H	0.00539	0.00396
DQA1	Position.52	R	0.01573	0.01718
DQA1	Position.52	S	0.0214	0.02642
DQA1	Position.53	K	0.0214	0.02642
DQA1	Position.53	Q	0.01233	0.01189
DQA1	Position.53	R	0.00879	0.00925
DQA1	Position.55	G	0.0214	0.02642
DQA1	Position.55	R	0.02112	0.02114
DQA1	Position.56	G	0.0214	0.02642
DQA1	Position.56	InDel	0.01772	0.01585
DQA1	Position.56	R	0.0034	0.00528
DQA1	Position.61	F	0.02112	0.02114
DQA1	Position.61	G	0.0214	0.02642
DQA1	Position.64	R	0.0214	0.02642
DQA1	Position.64	T	0.02112	0.02114
DQA1	Position.66	I	0.02112	0.02114
DQA1	Position.66	M	0.0214	0.02642
DQA1	Position.69	A	0.0214	0.02642
DQA1	Position.69	L	0.01644	0.01585
DQA1	Position.69	T	0.00468	0.00528
DQA1	Position.75	I	0.03486	0.04096
DQA1	Position.75	S	0.00765	0.00661
DQA1	Position.76	L	0.01772	0.01585
DQA1	Position.76	M	0.0214	0.02642
DQA1	Position.76	V	0.0034	0.00528
DQA1	Position.80	S	0.02112	0.02114
DQA1	Position.80	Y	0.0214	0.02642
DQB1	Position.9	F	0.01105	0.0109
DQB1	Position.9	Y	0.02083	0.02478
DQB1	Position.13	A	0.00702	0.00694
DQB1	Position.13	G	0.02487	0.02874
DQB1	Position.14	L	0.00521	0.00595
DQB1	Position.14	M	0.02668	0.02974
DQB1	Position.26	G	0.00733	0.00595
DQB1	Position.26	L	0.01754	0.0228
DQB1	Position.26	Y	0.00702	0.00694
DQB1	Position.28	S	0.00521	0.00595
DQB1	Position.28	T	0.02668	0.02974
DQB1	Position.30	H	0.00691	0.00793
DQB1	Position.30	S	0.00521	0.00595
DQB1	Position.30	Y	0.01977	0.02181
DQB1	Position.37	I	0.00521	0.00595
DQB1	Position.37	Y	0.02668	0.02974
DQB1	Position.38	A	0.02147	0.02379
DQB1	Position.38	V	0.01042	0.01189
DQB1	Position.45	E	0.00702	0.00694
DQB1	Position.45	G	0.02487	0.02874
DQB1	Position.46	E	0.00521	0.00595
DQB1	Position.46	V	0.02668	0.02974
DQB1	Position.47	F	0.00521	0.00595
DQB1	Position.47	Y	0.02668	0.02974
DQB1	Position.52	L	0.00521	0.00595
DQB1	Position.52	P	0.02668	0.02974
DQB1	Position.53	L	0.01552	0.01586
DQB1	Position.53	Q	0.01637	0.01982
DQB1	Position.55	L	0.00521	0.00595
DQB1	Position.55	P	0.00818	0.00991
DQB1	Position.55	R	0.01849	0.01982
DQB1	Position.57	A	0.00627	0.00892
DQB1	Position.57	D	0.01945	0.01982
DQB1	Position.57	S	0.00096	0.00099
DQB1	Position.57	V	0.00521	0.00595
DQB1	Position.66	D	0.00733	0.00595
DQB1	Position.66	E	0.02455	0.02974
DQB1	Position.67	I	0.00733	0.00595
DQB1	Position.67	V	0.02455	0.02974
DQB1	Position.70	E	0.00213	0
DQB1	Position.70	G	0.01541	0.01883
DQB1	Position.70	R	0.01435	0.01685
DQB1	Position.71	A	0.00521	0.00595
DQB1	Position.71	D	0.00213	0
DQB1	Position.71	K	0.00521	0.00595
DQB1	Position.71	T	0.01935	0.02379
DQB1	Position.74	A	0.00521	0.00595
DQB1	Position.74	E	0.01935	0.02379
DQB1	Position.74	S	0.00733	0.00595
DQB1	Position.75	L	0.01935	0.02379
DQB1	Position.75	V	0.01254	0.01189
DQB1	Position.77	R	0.01042	0.01189
DQB1	Position.77	T	0.02147	0.02379
DQB1	Position.84	E	0.01637	0.01982
DQB1	Position.84	Q	0.01552	0.01586
DQB1	Position.85	L	0.01552	0.01586
DQB1	Position.85	V	0.01637	0.01982
DQB1	Position.86	A	0.01541	0.01883
DQB1	Position.86	E	0.01552	0.01586
DQB1	Position.86	G	0.00096	0.00099
DQB1	Position.87	F	0.0102	0.01289
DQB1	Position.87	L	0.01552	0.01586
DQB1	Position.87	Y	0.00616	0.00694
DQB1	Position.89	G	0.01637	0.01982
DQB1	Position.89	T	0.01552	0.01586
DQB1	Position.90	I	0.01637	0.01982
DQB1	Position.90	T	0.01552	0.01586
DPB1	Position.8	L	0.02857	0.0432
DPB1	Position.8	V	0.06122	0.0565
DPB1	Position.9	F	0.02857	0.0432
DPB1	Position.9	H	0.00612	0
DPB1	Position.9	Y	0.0551	0.0565
DPB1	Position.11	G	0.07211	0.09638
DPB1	Position.11	L	0.01769	0.00332
DPB1	Position.43	A	0.05136	0.07311
DPB1	Position.43	V	0.03844	0.02659
DPB1	Position.63	A	0.05204	0.07976
DPB1	Position.63	E	0.03776	0.01994
DPB1	Position.76	E	0.02687	0.01994
DPB1	Position.76	K	0.0585	0.07976
DPB1	Position.76	R	0.00442	0
DPB1	Position.91	D	0.05204	0.05982
DPB1	Position.91	G	0.02789	0.03656
DPB1	Position.91	V	0.00986	0.00332
DPB1	Position.92	E	0.05204	0.05982
DPB1	Position.92	G	0.03776	0.03988
DPB1	Position.93	A	0.05204	0.05982
DPB1	Position.93	P	0.03776	0.03988
DPB1	Position.94	M	0.03776	0.03988
DPB1	Position.94	V	0.05204	0.05982
