## Supplemental File 1 for "Minimal observed impact of HLA genotype on hospitalization and severity of SARS-CoV-2 infection": AA_log.txt

Locus	Position	Comment
A	Position.2	Insufficient variation at position.
A	Position.3	Insufficient variation at position.
A	Position.4	Insufficient variation at position.
A	Position.5	Insufficient variation at position.
A	Position.6	Insufficient variation at position.
A	Position.7	Insufficient variation at position.
A	Position.8	Insufficient variation at position.
A	Position.10	Insufficient variation at position.
A	Position.11	Insufficient variation at position.
A	Position.12	Insufficient variation at position.
A	Position.13	Insufficient variation at position.
A	Position.14	Insufficient variation at position.
A	Position.15	Insufficient variation at position.
A	Position.16	Insufficient variation at position.
A	Position.17	Insufficient variation at position.
A	Position.18	Insufficient variation at position.
A	Position.19	Insufficient variation at position.
A	Position.20	Insufficient variation at position.
A	Position.21	Insufficient variation at position.
A	Position.22	Insufficient variation at position.
A	Position.23	Insufficient variation at position.
A	Position.24	Insufficient variation at position.
A	Position.25	Insufficient variation at position.
A	Position.26	Insufficient variation at position.
A	Position.27	Insufficient variation at position.
A	Position.28	Insufficient variation at position.
A	Position.29	Insufficient variation at position.
A	Position.30	Insufficient variation at position.
A	Position.31	Insufficient variation at position.
A	Position.32	Insufficient variation at position.
A	Position.33	Insufficient variation at position.
A	Position.34	Insufficient variation at position.
A	Position.35	Insufficient variation at position.
A	Position.36	Insufficient variation at position.
A	Position.37	Insufficient variation at position.
A	Position.38	Insufficient variation at position.
A	Position.39	Insufficient variation at position.
A	Position.40	Insufficient variation at position.
A	Position.41	Insufficient variation at position.
A	Position.42	Insufficient variation at position.
A	Position.43	Insufficient variation at position.
A	Position.44	Insufficient variation at position.
A	Position.45	Insufficient variation at position.
A	Position.46	Insufficient variation at position.
A	Position.47	Insufficient variation at position.
A	Position.48	Insufficient variation at position.
A	Position.49	Insufficient variation at position.
A	Position.50	Insufficient variation at position.
A	Position.51	Insufficient variation at position.
A	Position.52	Insufficient variation at position.
A	Position.53	Insufficient variation at position.
A	Position.54	Insufficient variation at position.
A	Position.55	Insufficient variation at position.
A	Position.56	Insufficient variation at position.
A	Position.57	Insufficient variation at position.
A	Position.58	Insufficient variation at position.
A	Position.59	Insufficient variation at position.
A	Position.60	Insufficient variation at position.
A	Position.61	Insufficient variation at position.
A	Position.63	Insufficient variation at position.
A	Position.64	Insufficient variation at position.
A	Position.67	Insufficient variation at position.
A	Position.68	Insufficient variation at position.
A	Position.69	Insufficient variation at position.
A	Position.71	Insufficient variation at position.
A	Position.72	Insufficient variation at position.
A	Position.73	Insufficient variation at position.
A	Position.74	Insufficient variation at position.
A	Position.75	Insufficient variation at position.
A	Position.77	Insufficient variation at position.
A	Position.78	Insufficient variation at position.
A	Position.84	Insufficient variation at position.
A	Position.85	Insufficient variation at position.
A	Position.86	Insufficient variation at position.
A	Position.87	Insufficient variation at position.
A	Position.88	Insufficient variation at position.
A	Position.89	Insufficient variation at position.
A	Position.91	Insufficient variation at position.
A	Position.92	Insufficient variation at position.
A	Position.93	Insufficient variation at position.
A	Position.94	Insufficient variation at position.
A	Position.96	Insufficient variation at position.
A	Position.98	Insufficient variation at position.
A	Position.100	Insufficient variation at position.
A	Position.101	Insufficient variation at position.
A	Position.102	Insufficient variation at position.
A	Position.103	Insufficient variation at position.
A	Position.104	Insufficient variation at position.
A	Position.106	Insufficient variation at position.
A	Position.108	Insufficient variation at position.
A	Position.109	Insufficient variation at position.
A	Position.110	Insufficient variation at position.
A	Position.111	Insufficient variation at position.
A	Position.112	Insufficient variation at position.
A	Position.113	Insufficient variation at position.
A	Position.115	Insufficient variation at position.
A	Position.117	Insufficient variation at position.
A	Position.118	Insufficient variation at position.
A	Position.119	Insufficient variation at position.
A	Position.120	Insufficient variation at position.
A	Position.121	Insufficient variation at position.
A	Position.122	Insufficient variation at position.
A	Position.123	Insufficient variation at position.
A	Position.124	Insufficient variation at position.
A	Position.125	Insufficient variation at position.
A	Position.126	Insufficient variation at position.
A	Position.127	Insufficient variation at position.
A	Position.129	Insufficient variation at position.
A	Position.130	Insufficient variation at position.
A	Position.131	Insufficient variation at position.
A	Position.132	Insufficient variation at position.
A	Position.133	Insufficient variation at position.
A	Position.134	Insufficient variation at position.
A	Position.135	Insufficient variation at position.
A	Position.136	Insufficient variation at position.
A	Position.137	Insufficient variation at position.
A	Position.138	Insufficient variation at position.
A	Position.139	Insufficient variation at position.
A	Position.140	Insufficient variation at position.
A	Position.141	Insufficient variation at position.
A	Position.142	Insufficient variation at position.
A	Position.144	Insufficient variation at position.
A	Position.147	Insufficient variation at position.
A	Position.148	Insufficient variation at position.
A	Position.149	Insufficient variation at position.
A	Position.150	Insufficient variation at position.
A	Position.151	Insufficient variation at position.
A	Position.154	Insufficient variation at position.
A	Position.155	Insufficient variation at position.
A	Position.156	Insufficient variation at position.
A	Position.157	Insufficient variation at position.
A	Position.158	Insufficient variation at position.
A	Position.159	Insufficient variation at position.
A	Position.160	Insufficient variation at position.
A	Position.161	Insufficient variation at position.
A	Position.162	Insufficient variation at position.
A	Position.163	Insufficient variation at position.
A	Position.164	Insufficient variation at position.
A	Position.165	Insufficient variation at position.
A	Position.166	Insufficient variation at position.
A	Position.167	Insufficient variation at position.
A	Position.168	Insufficient variation at position.
A	Position.169	Insufficient variation at position.
A	Position.170	Insufficient variation at position.
A	Position.172	Insufficient variation at position.
A	Position.173	Insufficient variation at position.
A	Position.174	Insufficient variation at position.
A	Position.175	Insufficient variation at position.
A	Position.176	Insufficient variation at position.
A	Position.177	Insufficient variation at position.
A	Position.178	Insufficient variation at position.
A	Position.179	Insufficient variation at position.
A	Position.180	Insufficient variation at position.
A	Position.183	Insufficient variation at position.
A	Position.184	Insufficient variation at position.
A	Position.185	Insufficient variation at position.
A	Position.186	Insufficient variation at position.
A	Position.187	Insufficient variation at position.
A	Position.188	Insufficient variation at position.
A	Position.189	Insufficient variation at position.
A	Position.190	Insufficient variation at position.
A	Position.191	Insufficient variation at position.
A	Position.192	Insufficient variation at position.
A	Position.193	Insufficient variation at position.
A	Position.194	Insufficient variation at position.
A	Position.195	Insufficient variation at position.
A	Position.196	Insufficient variation at position.
A	Position.197	Insufficient variation at position.
A	Position.198	Insufficient variation at position.
A	Position.199	Insufficient variation at position.
A	Position.200	Insufficient variation at position.
B	Position.2	Insufficient variation at position.
B	Position.3	Insufficient variation at position.
B	Position.4	Insufficient variation at position.
B	Position.5	Insufficient variation at position.
B	Position.6	Insufficient variation at position.
B	Position.7	Insufficient variation at position.
B	Position.8	Insufficient variation at position.
B	Position.9	Insufficient variation at position.
B	Position.10	Insufficient variation at position.
B	Position.13	Insufficient variation at position.
B	Position.14	Insufficient variation at position.
B	Position.15	Insufficient variation at position.
B	Position.16	Insufficient variation at position.
B	Position.17	Insufficient variation at position.
B	Position.18	Insufficient variation at position.
B	Position.19	Insufficient variation at position.
B	Position.20	Insufficient variation at position.
B	Position.21	Insufficient variation at position.
B	Position.22	Insufficient variation at position.
B	Position.23	Insufficient variation at position.
B	Position.25	Insufficient variation at position.
B	Position.26	Insufficient variation at position.
B	Position.27	Insufficient variation at position.
B	Position.28	Insufficient variation at position.
B	Position.29	Insufficient variation at position.
B	Position.30	Insufficient variation at position.
B	Position.31	Insufficient variation at position.
B	Position.32	Insufficient variation at position.
B	Position.33	Insufficient variation at position.
B	Position.34	Insufficient variation at position.
B	Position.35	Insufficient variation at position.
B	Position.36	Insufficient variation at position.
B	Position.38	Insufficient variation at position.
B	Position.39	Insufficient variation at position.
B	Position.40	Insufficient variation at position.
B	Position.41	Insufficient variation at position.
B	Position.42	Insufficient variation at position.
B	Position.43	Insufficient variation at position.
B	Position.44	Insufficient variation at position.
B	Position.45	Insufficient variation at position.
B	Position.46	Insufficient variation at position.
B	Position.47	Insufficient variation at position.
B	Position.48	Insufficient variation at position.
B	Position.49	Insufficient variation at position.
B	Position.51	Insufficient variation at position.
B	Position.52	Insufficient variation at position.
B	Position.53	Insufficient variation at position.
B	Position.54	Insufficient variation at position.
B	Position.55	Insufficient variation at position.
B	Position.56	Insufficient variation at position.
B	Position.57	Insufficient variation at position.
B	Position.58	Insufficient variation at position.
B	Position.59	Insufficient variation at position.
B	Position.60	Insufficient variation at position.
B	Position.61	Insufficient variation at position.
B	Position.62	Insufficient variation at position.
B	Position.63	Insufficient variation at position.
B	Position.64	Insufficient variation at position.
B	Position.65	Insufficient variation at position.
B	Position.66	Insufficient variation at position.
B	Position.69	Insufficient variation at position.
B	Position.73	Insufficient variation at position.
B	Position.75	Insufficient variation at position.
B	Position.77	Insufficient variation at position.
B	Position.78	Insufficient variation at position.
B	Position.79	Insufficient variation at position.
B	Position.80	Insufficient variation at position.
B	Position.81	Insufficient variation at position.
B	Position.82	Insufficient variation at position.
B	Position.83	Insufficient variation at position.
B	Position.84	Insufficient variation at position.
B	Position.85	Insufficient variation at position.
B	Position.87	Insufficient variation at position.
B	Position.88	Insufficient variation at position.
B	Position.89	Insufficient variation at position.
B	Position.90	Insufficient variation at position.
B	Position.91	Insufficient variation at position.
B	Position.96	Insufficient variation at position.
B	Position.97	Insufficient variation at position.
B	Position.98	Insufficient variation at position.
B	Position.99	Insufficient variation at position.
B	Position.100	Insufficient variation at position.
B	Position.101	Insufficient variation at position.
B	Position.102	Insufficient variation at position.
B	Position.103	Insufficient variation at position.
B	Position.104	Insufficient variation at position.
B	Position.105	Insufficient variation at position.
B	Position.106	Insufficient variation at position.
B	Position.109	Insufficient variation at position.
B	Position.111	Insufficient variation at position.
B	Position.112	Insufficient variation at position.
B	Position.113	Insufficient variation at position.
B	Position.114	Insufficient variation at position.
B	Position.115	Insufficient variation at position.
B	Position.117	Insufficient variation at position.
B	Position.118	Insufficient variation at position.
B	Position.119	Insufficient variation at position.
B	Position.120	Insufficient variation at position.
B	Position.121	Insufficient variation at position.
B	Position.122	Insufficient variation at position.
B	Position.123	Insufficient variation at position.
B	Position.124	Insufficient variation at position.
B	Position.125	Insufficient variation at position.
B	Position.127	Insufficient variation at position.
B	Position.128	Insufficient variation at position.
B	Position.130	Insufficient variation at position.
B	Position.131	Insufficient variation at position.
B	Position.132	Insufficient variation at position.
B	Position.133	Insufficient variation at position.
B	Position.134	Insufficient variation at position.
B	Position.135	Insufficient variation at position.
B	Position.136	Insufficient variation at position.
B	Position.137	Insufficient variation at position.
B	Position.138	Insufficient variation at position.
B	Position.139	Insufficient variation at position.
B	Position.140	Insufficient variation at position.
B	Position.141	Insufficient variation at position.
B	Position.142	Insufficient variation at position.
B	Position.143	Insufficient variation at position.
B	Position.145	Insufficient variation at position.
B	Position.146	Insufficient variation at position.
B	Position.147	Insufficient variation at position.
B	Position.148	Insufficient variation at position.
B	Position.149	Insufficient variation at position.
B	Position.150	Insufficient variation at position.
B	Position.151	Insufficient variation at position.
B	Position.152	Insufficient variation at position.
B	Position.153	Insufficient variation at position.
B	Position.154	Insufficient variation at position.
B	Position.155	Insufficient variation at position.
B	Position.156	Insufficient variation at position.
B	Position.157	Insufficient variation at position.
B	Position.158	Insufficient variation at position.
B	Position.159	Insufficient variation at position.
B	Position.160	Insufficient variation at position.
B	Position.161	Insufficient variation at position.
B	Position.162	Insufficient variation at position.
B	Position.163	Insufficient variation at position.
B	Position.164	Insufficient variation at position.
B	Position.166	Insufficient variation at position.
B	Position.167	Insufficient variation at position.
B	Position.168	Insufficient variation at position.
B	Position.170	Insufficient variation at position.
B	Position.171	Insufficient variation at position.
B	Position.172	Insufficient variation at position.
B	Position.173	Insufficient variation at position.
B	Position.174	Insufficient variation at position.
B	Position.175	Insufficient variation at position.
B	Position.177	Insufficient variation at position.
B	Position.178	Insufficient variation at position.
B	Position.179	Insufficient variation at position.
B	Position.180	Insufficient variation at position.
B	Position.181	Insufficient variation at position.
B	Position.182	Insufficient variation at position.
B	Position.183	Insufficient variation at position.
B	Position.184	Insufficient variation at position.
B	Position.185	Insufficient variation at position.
B	Position.186	Insufficient variation at position.
B	Position.187	Insufficient variation at position.
B	Position.188	Insufficient variation at position.
B	Position.189	Insufficient variation at position.
B	Position.191	Insufficient variation at position.
B	Position.192	Insufficient variation at position.
B	Position.194	Insufficient variation at position.
B	Position.195	Insufficient variation at position.
C	Position.2	Insufficient variation at position.
C	Position.3	Insufficient variation at position.
C	Position.4	Insufficient variation at position.
C	Position.5	Insufficient variation at position.
C	Position.6	Insufficient variation at position.
C	Position.7	Insufficient variation at position.
C	Position.8	Insufficient variation at position.
C	Position.10	Insufficient variation at position.
C	Position.12	Insufficient variation at position.
C	Position.13	Insufficient variation at position.
C	Position.15	Insufficient variation at position.
C	Position.16	Insufficient variation at position.
C	Position.17	Insufficient variation at position.
C	Position.18	Insufficient variation at position.
C	Position.19	Insufficient variation at position.
C	Position.20	Insufficient variation at position.
C	Position.22	Insufficient variation at position.
C	Position.23	Insufficient variation at position.
C	Position.25	Insufficient variation at position.
C	Position.26	Insufficient variation at position.
C	Position.27	Insufficient variation at position.
C	Position.28	Insufficient variation at position.
C	Position.29	Insufficient variation at position.
C	Position.30	Insufficient variation at position.
C	Position.31	Insufficient variation at position.
C	Position.32	Insufficient variation at position.
C	Position.33	Insufficient variation at position.
C	Position.34	Insufficient variation at position.
C	Position.35	Insufficient variation at position.
C	Position.36	Insufficient variation at position.
C	Position.37	Insufficient variation at position.
C	Position.38	Insufficient variation at position.
C	Position.39	Insufficient variation at position.
C	Position.40	Insufficient variation at position.
C	Position.41	Insufficient variation at position.
C	Position.42	Insufficient variation at position.
C	Position.43	Insufficient variation at position.
C	Position.44	Insufficient variation at position.
C	Position.45	Insufficient variation at position.
C	Position.46	Insufficient variation at position.
C	Position.47	Insufficient variation at position.
C	Position.48	Insufficient variation at position.
C	Position.50	Insufficient variation at position.
C	Position.51	Insufficient variation at position.
C	Position.52	Insufficient variation at position.
C	Position.53	Insufficient variation at position.
C	Position.54	Insufficient variation at position.
C	Position.55	Insufficient variation at position.
C	Position.56	Insufficient variation at position.
C	Position.57	Insufficient variation at position.
C	Position.58	Insufficient variation at position.
C	Position.59	Insufficient variation at position.
C	Position.60	Insufficient variation at position.
C	Position.61	Insufficient variation at position.
C	Position.62	Insufficient variation at position.
C	Position.63	Insufficient variation at position.
C	Position.64	Insufficient variation at position.
C	Position.65	Insufficient variation at position.
C	Position.66	Insufficient variation at position.
C	Position.67	Insufficient variation at position.
C	Position.68	Insufficient variation at position.
C	Position.69	Insufficient variation at position.
C	Position.70	Insufficient variation at position.
C	Position.72	Insufficient variation at position.
C	Position.73	Insufficient variation at position.
C	Position.74	Insufficient variation at position.
C	Position.75	Insufficient variation at position.
C	Position.76	Insufficient variation at position.
C	Position.77	Insufficient variation at position.
C	Position.79	Insufficient variation at position.
C	Position.80	Insufficient variation at position.
C	Position.81	Insufficient variation at position.
C	Position.83	Insufficient variation at position.
C	Position.84	Insufficient variation at position.
C	Position.86	Insufficient variation at position.
C	Position.87	Insufficient variation at position.
C	Position.88	Insufficient variation at position.
C	Position.89	Insufficient variation at position.
C	Position.90	Insufficient variation at position.
C	Position.91	Insufficient variation at position.
C	Position.92	Insufficient variation at position.
C	Position.93	Insufficient variation at position.
C	Position.94	Insufficient variation at position.
C	Position.96	Insufficient variation at position.
C	Position.97	Insufficient variation at position.
C	Position.98	Insufficient variation at position.
C	Position.99	Insufficient variation at position.
C	Position.100	Insufficient variation at position.
C	Position.101	Insufficient variation at position.
C	Position.103	Insufficient variation at position.
C	Position.105	Insufficient variation at position.
C	Position.106	Insufficient variation at position.
C	Position.107	Insufficient variation at position.
C	Position.108	Insufficient variation at position.
C	Position.109	Insufficient variation at position.
C	Position.110	Insufficient variation at position.
C	Position.111	Insufficient variation at position.
C	Position.112	Insufficient variation at position.
C	Position.113	Insufficient variation at position.
C	Position.114	Insufficient variation at position.
C	Position.115	Insufficient variation at position.
C	Position.116	Insufficient variation at position.
C	Position.117	Insufficient variation at position.
C	Position.118	Insufficient variation at position.
C	Position.120	Insufficient variation at position.
C	Position.122	Insufficient variation at position.
C	Position.123	Insufficient variation at position.
C	Position.124	Insufficient variation at position.
C	Position.125	Insufficient variation at position.
C	Position.126	Insufficient variation at position.
C	Position.127	Insufficient variation at position.
C	Position.128	Insufficient variation at position.
C	Position.129	Insufficient variation at position.
C	Position.130	Insufficient variation at position.
C	Position.131	Insufficient variation at position.
C	Position.132	Insufficient variation at position.
C	Position.133	Insufficient variation at position.
C	Position.134	Insufficient variation at position.
C	Position.135	Insufficient variation at position.
C	Position.136	Insufficient variation at position.
C	Position.137	Insufficient variation at position.
C	Position.138	Insufficient variation at position.
C	Position.139	Insufficient variation at position.
C	Position.140	Insufficient variation at position.
C	Position.141	Insufficient variation at position.
C	Position.142	Insufficient variation at position.
C	Position.143	Insufficient variation at position.
C	Position.144	Insufficient variation at position.
C	Position.145	Insufficient variation at position.
C	Position.146	Insufficient variation at position.
C	Position.147	Insufficient variation at position.
C	Position.148	Insufficient variation at position.
C	Position.149	Insufficient variation at position.
C	Position.150	Insufficient variation at position.
C	Position.151	Insufficient variation at position.
C	Position.152	Insufficient variation at position.
C	Position.153	Insufficient variation at position.
C	Position.154	Insufficient variation at position.
C	Position.155	Insufficient variation at position.
C	Position.156	Insufficient variation at position.
C	Position.157	Insufficient variation at position.
C	Position.158	Insufficient variation at position.
C	Position.160	Insufficient variation at position.
C	Position.161	Insufficient variation at position.
C	Position.162	Insufficient variation at position.
C	Position.163	Insufficient variation at position.
C	Position.165	Insufficient variation at position.
C	Position.166	Insufficient variation at position.
C	Position.167	Insufficient variation at position.
C	Position.169	Insufficient variation at position.
C	Position.170	Insufficient variation at position.
C	Position.171	Insufficient variation at position.
C	Position.172	Insufficient variation at position.
C	Position.173	Insufficient variation at position.
C	Position.174	Insufficient variation at position.
C	Position.176	Insufficient variation at position.
C	Position.177	Insufficient variation at position.
C	Position.178	Insufficient variation at position.
C	Position.179	Insufficient variation at position.
C	Position.180	Insufficient variation at position.
C	Position.181	Insufficient variation at position.
C	Position.182	Insufficient variation at position.
C	Position.183	Insufficient variation at position.
C	Position.184	Insufficient variation at position.
C	Position.185	Insufficient variation at position.
C	Position.186	Insufficient variation at position.
C	Position.187	Insufficient variation at position.
C	Position.188	Insufficient variation at position.
C	Position.189	Insufficient variation at position.
C	Position.190	Insufficient variation at position.
C	Position.191	Insufficient variation at position.
C	Position.192	Insufficient variation at position.
C	Position.193	Insufficient variation at position.
C	Position.194	Insufficient variation at position.
C	Position.195	Insufficient variation at position.
C	Position.196	Insufficient variation at position.
C	Position.197	Insufficient variation at position.
C	Position.198	Insufficient variation at position.
C	Position.199	Insufficient variation at position.
C	Position.200	Insufficient variation at position.
C	Position.201	Insufficient variation at position.
C	Position.202	Insufficient variation at position.
C	Position.203	Insufficient variation at position.
C	Position.204	Insufficient variation at position.
C	Position.205	Insufficient variation at position.
C	Position.206	Insufficient variation at position.
DRB1	Position.6	Insufficient variation at position.
DRB1	Position.7	Insufficient variation at position.
DRB1	Position.8	Insufficient variation at position.
DRB1	Position.10	Insufficient variation at position.
DRB1	Position.14	Insufficient variation at position.
DRB1	Position.15	Insufficient variation at position.
DRB1	Position.16	Insufficient variation at position.
DRB1	Position.17	Insufficient variation at position.
DRB1	Position.18	Insufficient variation at position.
DRB1	Position.19	Insufficient variation at position.
DRB1	Position.20	Insufficient variation at position.
DRB1	Position.21	Insufficient variation at position.
DRB1	Position.22	Insufficient variation at position.
DRB1	Position.23	Insufficient variation at position.
DRB1	Position.24	Insufficient variation at position.
DRB1	Position.25	Insufficient variation at position.
DRB1	Position.26	Insufficient variation at position.
DRB1	Position.28	Insufficient variation at position.
DRB1	Position.30	Insufficient variation at position.
DRB1	Position.32	Insufficient variation at position.
DRB1	Position.34	Insufficient variation at position.
DRB1	Position.35	Insufficient variation at position.
DRB1	Position.36	Insufficient variation at position.
DRB1	Position.37	Insufficient variation at position.
DRB1	Position.39	Insufficient variation at position.
DRB1	Position.40	Insufficient variation at position.
DRB1	Position.41	Insufficient variation at position.
DRB1	Position.42	Insufficient variation at position.
DRB1	Position.43	Insufficient variation at position.
DRB1	Position.44	Insufficient variation at position.
DRB1	Position.45	Insufficient variation at position.
DRB1	Position.46	Insufficient variation at position.
DRB1	Position.47	Insufficient variation at position.
DRB1	Position.49	Insufficient variation at position.
DRB1	Position.50	Insufficient variation at position.
DRB1	Position.51	Insufficient variation at position.
DRB1	Position.52	Insufficient variation at position.
DRB1	Position.53	Insufficient variation at position.
DRB1	Position.54	Insufficient variation at position.
DRB1	Position.55	Insufficient variation at position.
DRB1	Position.56	Insufficient variation at position.
DRB1	Position.57	Insufficient variation at position.
DRB1	Position.58	Insufficient variation at position.
DRB1	Position.60	Insufficient variation at position.
DRB1	Position.62	Insufficient variation at position.
DRB1	Position.63	Insufficient variation at position.
DRB1	Position.64	Insufficient variation at position.
DRB1	Position.65	Insufficient variation at position.
DRB1	Position.66	Insufficient variation at position.
DRB1	Position.67	Insufficient variation at position.
DRB1	Position.69	Insufficient variation at position.
DRB1	Position.70	Insufficient variation at position.
DRB1	Position.73	Insufficient variation at position.
DRB1	Position.76	Insufficient variation at position.
DRB1	Position.77	Insufficient variation at position.
DRB1	Position.80	Insufficient variation at position.
DRB1	Position.81	Insufficient variation at position.
DRB1	Position.82	Insufficient variation at position.
DRB1	Position.83	Insufficient variation at position.
DRB1	Position.84	Insufficient variation at position.
DRB1	Position.85	Insufficient variation at position.
DRB1	Position.86	Insufficient variation at position.
DRB1	Position.88	Insufficient variation at position.
DRB1	Position.89	Insufficient variation at position.
DRB1	Position.90	Insufficient variation at position.
DRB1	Position.91	Insufficient variation at position.
DRB1	Position.92	Insufficient variation at position.
DRB1	Position.93	Insufficient variation at position.
DRB1	Position.94	Insufficient variation at position.
DRB1	Position.95	Insufficient variation at position.
DQA1	Position.6	Insufficient variation at position.
DQA1	Position.7	Insufficient variation at position.
DQA1	Position.8	Insufficient variation at position.
DQA1	Position.9	Insufficient variation at position.
DQA1	Position.10	Insufficient variation at position.
DQA1	Position.12	Insufficient variation at position.
DQA1	Position.13	Insufficient variation at position.
DQA1	Position.14	Insufficient variation at position.
DQA1	Position.15	Insufficient variation at position.
DQA1	Position.16	Insufficient variation at position.
DQA1	Position.17	Insufficient variation at position.
DQA1	Position.19	Insufficient variation at position.
DQA1	Position.20	Insufficient variation at position.
DQA1	Position.21	Insufficient variation at position.
DQA1	Position.22	Insufficient variation at position.
DQA1	Position.23	Insufficient variation at position.
DQA1	Position.24	Insufficient variation at position.
DQA1	Position.26	Insufficient variation at position.
DQA1	Position.27	Insufficient variation at position.
DQA1	Position.28	Insufficient variation at position.
DQA1	Position.29	Insufficient variation at position.
DQA1	Position.30	Insufficient variation at position.
DQA1	Position.31	Insufficient variation at position.
DQA1	Position.32	Insufficient variation at position.
DQA1	Position.33	Insufficient variation at position.
DQA1	Position.35	Insufficient variation at position.
DQA1	Position.36	Insufficient variation at position.
DQA1	Position.37	Insufficient variation at position.
DQA1	Position.38	Insufficient variation at position.
DQA1	Position.39	Insufficient variation at position.
DQA1	Position.41	Insufficient variation at position.
DQA1	Position.42	Insufficient variation at position.
DQA1	Position.43	Insufficient variation at position.
DQA1	Position.44	Insufficient variation at position.
DQA1	Position.46	Insufficient variation at position.
DQA1	Position.49	Insufficient variation at position.
DQA1	Position.54	Insufficient variation at position.
DQA1	Position.57	Insufficient variation at position.
DQA1	Position.58	Insufficient variation at position.
DQA1	Position.59	Insufficient variation at position.
DQA1	Position.60	Insufficient variation at position.
DQA1	Position.62	Insufficient variation at position.
DQA1	Position.63	Insufficient variation at position.
DQA1	Position.65	Insufficient variation at position.
DQA1	Position.67	Insufficient variation at position.
DQA1	Position.68	Insufficient variation at position.
DQA1	Position.70	Insufficient variation at position.
DQA1	Position.71	Insufficient variation at position.
DQA1	Position.72	Insufficient variation at position.
DQA1	Position.73	Insufficient variation at position.
DQA1	Position.74	Insufficient variation at position.
DQA1	Position.77	Insufficient variation at position.
DQA1	Position.78	Insufficient variation at position.
DQA1	Position.79	Insufficient variation at position.
DQA1	Position.81	Insufficient variation at position.
DQA1	Position.82	Insufficient variation at position.
DQA1	Position.83	Insufficient variation at position.
DQA1	Position.84	Insufficient variation at position.
DQA1	Position.85	Insufficient variation at position.
DQA1	Position.86	Insufficient variation at position.
DQA1	Position.87	Insufficient variation at position.
DQB1	Position.6	Insufficient variation at position.
DQB1	Position.7	Insufficient variation at position.
DQB1	Position.8	Insufficient variation at position.
DQB1	Position.10	Insufficient variation at position.
DQB1	Position.11	Insufficient variation at position.
DQB1	Position.12	Insufficient variation at position.
DQB1	Position.15	Insufficient variation at position.
DQB1	Position.16	Insufficient variation at position.
DQB1	Position.17	Insufficient variation at position.
DQB1	Position.18	Insufficient variation at position.
DQB1	Position.19	Insufficient variation at position.
DQB1	Position.20	Insufficient variation at position.
DQB1	Position.21	Insufficient variation at position.
DQB1	Position.22	Insufficient variation at position.
DQB1	Position.23	Insufficient variation at position.
DQB1	Position.24	Insufficient variation at position.
DQB1	Position.25	Insufficient variation at position.
DQB1	Position.27	Insufficient variation at position.
DQB1	Position.29	Insufficient variation at position.
DQB1	Position.31	Insufficient variation at position.
DQB1	Position.32	Insufficient variation at position.
DQB1	Position.33	Insufficient variation at position.
DQB1	Position.34	Insufficient variation at position.
DQB1	Position.35	Insufficient variation at position.
DQB1	Position.36	Insufficient variation at position.
DQB1	Position.39	Insufficient variation at position.
DQB1	Position.40	Insufficient variation at position.
DQB1	Position.41	Insufficient variation at position.
DQB1	Position.42	Insufficient variation at position.
DQB1	Position.43	Insufficient variation at position.
DQB1	Position.44	Insufficient variation at position.
DQB1	Position.48	Insufficient variation at position.
DQB1	Position.49	Insufficient variation at position.
DQB1	Position.50	Insufficient variation at position.
DQB1	Position.51	Insufficient variation at position.
DQB1	Position.54	Insufficient variation at position.
DQB1	Position.56	Insufficient variation at position.
DQB1	Position.58	Insufficient variation at position.
DQB1	Position.59	Insufficient variation at position.
DQB1	Position.60	Insufficient variation at position.
DQB1	Position.61	Insufficient variation at position.
DQB1	Position.62	Insufficient variation at position.
DQB1	Position.63	Insufficient variation at position.
DQB1	Position.64	Insufficient variation at position.
DQB1	Position.65	Insufficient variation at position.
DQB1	Position.68	Insufficient variation at position.
DQB1	Position.69	Insufficient variation at position.
DQB1	Position.72	Insufficient variation at position.
DQB1	Position.73	Insufficient variation at position.
DQB1	Position.76	Insufficient variation at position.
DQB1	Position.78	Insufficient variation at position.
DQB1	Position.79	Insufficient variation at position.
DQB1	Position.80	Insufficient variation at position.
DQB1	Position.81	Insufficient variation at position.
DQB1	Position.82	Insufficient variation at position.
DQB1	Position.83	Insufficient variation at position.
DQB1	Position.88	Insufficient variation at position.
DQB1	Position.91	Insufficient variation at position.
DQB1	Position.92	Insufficient variation at position.
DQB1	Position.93	Insufficient variation at position.
DQB1	Position.94	Insufficient variation at position.
DPB1	Position.6	Insufficient variation at position.
DPB1	Position.7	Insufficient variation at position.
DPB1	Position.10	Insufficient variation at position.
DPB1	Position.12	Insufficient variation at position.
DPB1	Position.13	Insufficient variation at position.
DPB1	Position.14	Insufficient variation at position.
DPB1	Position.15	Insufficient variation at position.
DPB1	Position.16	Insufficient variation at position.
DPB1	Position.17	Insufficient variation at position.
DPB1	Position.18	Insufficient variation at position.
DPB1	Position.19	Insufficient variation at position.
DPB1	Position.20	Insufficient variation at position.
DPB1	Position.21	Insufficient variation at position.
DPB1	Position.22	Insufficient variation at position.
DPB1	Position.23	Insufficient variation at position.
DPB1	Position.24	Insufficient variation at position.
DPB1	Position.25	Insufficient variation at position.
DPB1	Position.26	Insufficient variation at position.
DPB1	Position.27	Insufficient variation at position.
DPB1	Position.28	Insufficient variation at position.
DPB1	Position.29	Insufficient variation at position.
DPB1	Position.30	Insufficient variation at position.
DPB1	Position.31	Insufficient variation at position.
DPB1	Position.32	Insufficient variation at position.
DPB1	Position.33	Insufficient variation at position.
DPB1	Position.34	Insufficient variation at position.
DPB1	Position.35	Insufficient variation at position.
DPB1	Position.36	Insufficient variation at position.
DPB1	Position.37	Insufficient variation at position.
DPB1	Position.38	Insufficient variation at position.
DPB1	Position.39	Insufficient variation at position.
DPB1	Position.40	Insufficient variation at position.
DPB1	Position.41	Insufficient variation at position.
DPB1	Position.42	Insufficient variation at position.
DPB1	Position.44	Insufficient variation at position.
DPB1	Position.45	Insufficient variation at position.
DPB1	Position.46	Insufficient variation at position.
DPB1	Position.47	Insufficient variation at position.
DPB1	Position.48	Insufficient variation at position.
DPB1	Position.49	Insufficient variation at position.
DPB1	Position.50	Insufficient variation at position.
DPB1	Position.51	Insufficient variation at position.
DPB1	Position.52	Insufficient variation at position.
DPB1	Position.53	Insufficient variation at position.
DPB1	Position.54	Insufficient variation at position.
DPB1	Position.55	Insufficient variation at position.
DPB1	Position.56	Insufficient variation at position.
DPB1	Position.57	Insufficient variation at position.
DPB1	Position.58	Insufficient variation at position.
DPB1	Position.59	Insufficient variation at position.
DPB1	Position.60	Insufficient variation at position.
DPB1	Position.61	Insufficient variation at position.
DPB1	Position.62	Insufficient variation at position.
DPB1	Position.64	Insufficient variation at position.
DPB1	Position.65	Insufficient variation at position.
DPB1	Position.66	Insufficient variation at position.
DPB1	Position.67	Insufficient variation at position.
DPB1	Position.68	Insufficient variation at position.
DPB1	Position.69	Insufficient variation at position.
DPB1	Position.70	Insufficient variation at position.
DPB1	Position.71	Insufficient variation at position.
DPB1	Position.72	Insufficient variation at position.
DPB1	Position.73	Insufficient variation at position.
DPB1	Position.74	Insufficient variation at position.
DPB1	Position.75	Insufficient variation at position.
DPB1	Position.77	Insufficient variation at position.
DPB1	Position.78	Insufficient variation at position.
DPB1	Position.79	Insufficient variation at position.
DPB1	Position.80	Insufficient variation at position.
DPB1	Position.81	Insufficient variation at position.
DPB1	Position.82	Insufficient variation at position.
DPB1	Position.83	Insufficient variation at position.
DPB1	Position.84	Insufficient variation at position.
DPB1	Position.85	Insufficient variation at position.
DPB1	Position.86	Insufficient variation at position.
DPB1	Position.87	Insufficient variation at position.
DPB1	Position.88	Insufficient variation at position.
DPB1	Position.89	Insufficient variation at position.
DPB1	Position.90	Insufficient variation at position.
DPB1	Position.95	Insufficient variation at position.
DPB1	Position.96	Insufficient variation at position.
DPB1	Position.97	Insufficient variation at position.
DPB1	Position.98	Insufficient variation at position.
DPB1	Position.99	Insufficient variation at position.
