## Supplemental File 1 for "Minimal observed impact of HLA genotype on hospitalization and severity of SARS-CoV-2 infection": AA_OR.txt

Locus	Position	Residue	OR	CI.lower	CI.upper	p.value	sig
A	Position.9	F	1.44	0.68	3.06	0.30116	NS
A	Position.9	S	1.06	0.45	2.35	0.87919	NS
A	Position.9	T	0.57	0.06	2.45	0.45259	NS
A	Position.9	Y	0.63	0.18	1.74	0.35777	NS
A	Position.62	E	1.18	0.41	2.95	0.71383	NS
A	Position.62	G	1.21	0.42	3.02	0.67477	NS
A	Position.62	L	0	0	4.29	0.29214	NS
A	Position.62	Q	1.2	0.56	2.55	0.60771	NS
A	Position.62	R	0.66	0.21	1.69	0.3663	NS
A	Position.65	G	1.33	0.46	3.35	0.52253	NS
A	Position.65	R	0.75	0.3	2.15	0.52253	NS
A	Position.66	K	1.35	0.61	2.9	0.40524	NS
A	Position.66	N	0.74	0.34	1.64	0.40524	NS
A	Position.70	H	1.64	0.71	4.11	0.21693	NS
A	Position.70	Q	0.61	0.24	1.4	0.21693	NS
A	Position.76	A	0.98	0.32	2.55	0.95984	NS
A	Position.76	E	1.31	0.54	2.98	0.4925	NS
A	Position.76	V	0.82	0.39	1.77	0.5806	NS
A	Position.79	G	0.81	0.32	2.31	0.63601	NS
A	Position.79	R	1.24	0.43	3.1	0.63601	NS
A	Position.80	I	1.24	0.43	3.1	0.63601	NS
A	Position.80	T	0.81	0.32	2.31	0.63601	NS
A	Position.81	A	1.24	0.43	3.1	0.63601	NS
A	Position.81	L	0.81	0.32	2.31	0.63601	NS
A	Position.82	L	1.24	0.43	3.1	0.63601	NS
A	Position.82	R	0.81	0.32	2.31	0.63601	NS
A	Position.83	G	0.81	0.32	2.31	0.63601	NS
A	Position.83	R	1.24	0.43	3.1	0.63601	NS
A	Position.90	A	0.84	0.35	2.24	0.68016	NS
A	Position.90	D	1.19	0.45	2.86	0.68016	NS
A	Position.95	I	0.74	0.34	1.64	0.40524	NS
A	Position.95	L	0.99	0.35	2.45	0.9747	NS
A	Position.95	V	1.72	0.59	4.38	0.23205	NS
A	Position.97	I	1.15	0.53	2.45	0.698	NS
A	Position.97	M	0.96	0.42	2.08	0.90489	NS
A	Position.97	R	0.89	0.35	2.05	0.76594	NS
A	Position.99	F	1.33	0.46	3.35	0.52253	NS
A	Position.99	Y	0.75	0.3	2.15	0.52253	NS
A	Position.105	P	1.04	0.43	2.35	0.92096	NS
A	Position.105	S	0.96	0.43	2.34	0.92096	NS
A	Position.107	G	0.83	0.33	2.37	0.67477	NS
A	Position.107	W	1.21	0.42	3.02	0.67477	NS
A	Position.114	E	0.77	0.19	2.33	0.63374	NS
A	Position.114	H	1.15	0.53	2.45	0.698	NS
A	Position.114	Q	0.81	0.23	2.24	0.67037	NS
A	Position.114	R	1.11	0.49	2.43	0.77534	NS
A	Position.116	D	0.98	0.46	2.08	0.95976	NS
A	Position.116	H	0.77	0.19	2.33	0.63374	NS
A	Position.116	Y	1.15	0.53	2.45	0.698	NS
A	Position.128	K	1.1	0.51	2.34	0.77905	NS
A	Position.128	N	0.91	0.43	1.95	0.77905	NS
A	Position.143	I	1.09	0.47	2.75	0.83044	NS
A	Position.143	T	0.92	0.36	2.12	0.83044	NS
A	Position.145	K	1.61	0.76	3.55	0.18169	NS
A	Position.145	Q	0.62	0.28	1.32	0.18169	NS
A	Position.146	H	0.92	0.36	2.12	0.83044	NS
A	Position.146	R	1.09	0.47	2.75	0.83044	NS
A	Position.152	H	1.61	0.74	3.68	0.19489	NS
A	Position.152	R	0.62	0.27	1.35	0.19489	NS
A	Position.153	A	1.74	0.55	4.69	0.25137	NS
A	Position.153	binned	0.67	0.17	2.03	0.47164	NS
A	Position.153	E	1	0.32	2.62	1	NS
A	Position.153	V	0.93	0.44	2	0.83861	NS
A	Position.171	binned	2.44	0.93	5.88	0.030459	*
A	Position.171	L	0.88	0.4	2.03	0.74364	NS
A	Position.171	W	0.4	0.08	1.34	0.12362	NS
A	Position.181	D	1.21	0.47	2.8	0.64837	NS
A	Position.181	E	0.83	0.36	2.11	0.64837	NS
A	Position.182	G	1.21	0.47	2.8	0.64837	NS
A	Position.182	W	0.83	0.36	2.11	0.64837	NS
B	Position.11	A	3.04	0.91	15.95	0.059907	NS
B	Position.11	S	0.33	0.06	1.1	0.059907	NS
B	Position.12	M	1.26	0.51	3.56	0.59988	NS
B	Position.12	V	0.79	0.28	1.96	0.59988	NS
B	Position.24	A	1.33	0.63	2.84	0.41887	NS
B	Position.24	S	0.74	0.32	1.61	0.41706	NS
B	Position.24	T	0.99	0.28	2.78	0.98551	NS
B	Position.37	L	0.99	0.28	2.78	0.98551	NS
B	Position.37	Q	1.01	0.36	3.51	0.98551	NS
B	Position.50	binned	1.48	0.6	3.37	0.32583	NS
B	Position.50	E	0.82	0.36	1.78	0.58472	NS
B	Position.50	T	0.9	0.41	1.93	0.77817	NS
B	Position.67	G	0.54	0.13	1.63	0.26337	NS
B	Position.67	R	1.84	0.61	7.42	0.26337	NS
B	Position.68	E	0.88	0.4	1.88	0.72051	NS
B	Position.68	N	1.14	0.53	2.5	0.72051	NS
B	Position.70	Q	1.62	0.59	5.53	0.33618	NS
B	Position.70	R	0.62	0.18	1.7	0.33618	NS
B	Position.71	I	1.62	0.59	5.53	0.33618	NS
B	Position.71	N	0.62	0.18	1.7	0.33618	NS
B	Position.72	C	1.62	0.56	4.11	0.28783	NS
B	Position.72	F	1.42	0.62	3.12	0.34781	NS
B	Position.72	M	0.62	0.18	1.7	0.33618	NS
B	Position.72	S	1.08	0.42	2.49	0.85913	NS
B	Position.72	Y	0.45	0.09	1.54	0.19491	NS
B	Position.74	A	0.49	0.19	1.16	0.086237	NS
B	Position.74	T	2.03	0.86	5.32	0.086237	NS
B	Position.76	A	0.49	0.19	1.16	0.086237	NS
B	Position.76	T	2.03	0.86	5.32	0.086237	NS
B	Position.86	D	1.12	0.44	2.59	0.78826	NS
B	Position.86	Y	0.9	0.39	2.27	0.78826	NS
B	Position.92	I	0.79	0.35	1.73	0.53351	NS
B	Position.92	N	0.93	0.44	1.98	0.82974	NS
B	Position.92	T	2.26	0.62	6.78	0.11869	NS
B	Position.93	A	1.09	0.51	2.32	0.80017	NS
B	Position.93	L	0.91	0.43	1.95	0.80017	NS
B	Position.94	L	1.08	0.5	2.29	0.82974	NS
B	Position.94	R	0.93	0.44	1.98	0.82974	NS
B	Position.95	G	0.93	0.44	1.98	0.82974	NS
B	Position.95	R	1.08	0.5	2.29	0.82974	NS
B	Position.107	I	1.25	0.58	2.66	0.52792	NS
B	Position.107	T	0.8	0.38	1.72	0.52792	NS
B	Position.108	I	1.25	0.58	2.66	0.52792	NS
B	Position.108	L	1.03	0.48	2.18	0.93974	NS
B	Position.108	W	0.45	0.05	1.88	0.26838	NS
B	Position.110	binned	1.42	0.56	3.32	0.39188	NS
B	Position.110	R	0.95	0.44	2.09	0.88636	NS
B	Position.110	S	0.7	0.2	1.94	0.48224	NS
B	Position.116	L	0.81	0.37	1.73	0.55883	NS
B	Position.116	V	1.23	0.58	2.72	0.55883	NS
B	Position.126	H	0.6	0.25	1.54	0.21433	NS
B	Position.126	Y	1.67	0.65	3.93	0.21433	NS
B	Position.129	binned	1.52	0.59	3.56	0.30926	NS
B	Position.129	S	1.01	0.47	2.14	0.97986	NS
B	Position.129	Y	0.71	0.3	1.6	0.38814	NS
B	Position.144	R	0.69	0.2	1.9	0.45506	NS
B	Position.144	S	1.45	0.53	5	0.45506	NS
B	Position.165	E	1.07	0.48	2.29	0.85545	NS
B	Position.165	V	0.94	0.44	2.06	0.85545	NS
B	Position.169	binned	1.1	0.43	2.54	0.82368	NS
B	Position.169	L	0.91	0.39	2.31	0.82368	NS
B	Position.176	E	0.41	0.05	1.7	0.21316	NS
B	Position.176	L	1.07	0.46	2.71	0.86349	NS
B	Position.176	T	1.52	0.53	3.86	0.34922	NS
B	Position.190	D	0.7	0.2	1.94	0.48224	NS
B	Position.190	E	1.42	0.52	4.89	0.48224	NS
B	Position.193	E	0.7	0.2	1.94	0.48224	NS
B	Position.193	Q	1.42	0.52	4.89	0.48224	NS
C	Position.9	D	0.6	0.23	1.41	0.21618	NS
C	Position.9	S	1.7	0.75	3.69	0.15193	NS
C	Position.9	Y	0.96	0.44	2.04	0.90871	NS
C	Position.11	A	0.59	0.27	1.34	0.15193	NS
C	Position.11	S	1.7	0.75	3.69	0.15193	NS
C	Position.14	R	0.52	0.24	1.18	0.074747	NS
C	Position.14	W	1.93	0.85	4.21	0.074747	NS
C	Position.21	H	1.64	0.67	3.76	0.21294	NS
C	Position.21	R	0.61	0.27	1.5	0.21294	NS
C	Position.24	A	1.67	0.71	4.4	0.21618	NS
C	Position.24	S	0.6	0.23	1.41	0.21618	NS
C	Position.49	A	0.52	0.24	1.18	0.074747	NS
C	Position.49	E	1.93	0.85	4.21	0.074747	NS
C	Position.71	K	1.01	0.36	3.51	0.98551	NS
C	Position.71	N	0.99	0.28	2.78	0.98551	NS
C	Position.78	A	0.99	0.46	2.18	0.97936	NS
C	Position.78	T	1.01	0.46	2.16	0.97936	NS
C	Position.82	N	1.06	0.5	2.26	0.86984	NS
C	Position.82	S	0.94	0.44	2	0.86984	NS
C	Position.85	K	1.06	0.5	2.26	0.86984	NS
C	Position.85	N	0.94	0.44	2	0.86984	NS
C	Position.95	A	0.87	0.4	1.86	0.70383	NS
C	Position.95	D	1.15	0.54	2.49	0.70383	NS
C	Position.102	R	2.14	0.78	7.29	0.12004	NS
C	Position.102	W	0.47	0.14	1.27	0.12004	NS
C	Position.104	F	1.43	0.63	3.1	0.33198	NS
C	Position.104	S	0.45	0.01	3.02	0.42899	NS
C	Position.104	Y	0.82	0.38	1.82	0.58773	NS
C	Position.119	D	0.66	0.31	1.41	0.23271	NS
C	Position.119	N	1.52	0.71	3.24	0.23271	NS
C	Position.121	F	1.72	0.81	3.68	0.12088	NS
C	Position.121	S	0.32	0.13	0.72	0.0022819	*
C	Position.121	Y	3.78	1.22	10.46	0.0036782	*
C	Position.159	L	0.42	0.1	1.24	0.10216	NS
C	Position.159	W	2.39	0.8	9.6	0.10216	NS
C	Position.164	A	0.3	0.08	0.89	0.020513	*
C	Position.164	E	3.32	1.13	13.27	0.020513	*
C	Position.168	binned	0	0	0.9	0.033124	*
C	Position.168	L	1.05	0.48	2.25	0.88636	NS
C	Position.168	R	1.99	0.92	4.24	0.050004	NS
C	Position.168	W	0.65	0.19	1.78	0.38042	NS
C	Position.175	binned	1.03	0.39	2.47	0.93912	NS
C	Position.175	T	0.97	0.41	2.58	0.93912	NS
DRB1	Position.9	E	1.06	0.49	2.43	0.87367	NS
DRB1	Position.9	K	0.83	0.02	6.15	0.85951	NS
DRB1	Position.9	W	0.96	0.41	2.13	0.92421	NS
DRB1	Position.11	binned	1.34	0.57	2.99	0.44248	NS
DRB1	Position.11	P	1.13	0.36	2.98	0.79229	NS
DRB1	Position.11	S	0.73	0.35	1.57	0.38283	NS
DRB1	Position.12	K	1.36	0.64	2.89	0.38283	NS
DRB1	Position.12	T	0.73	0.35	1.57	0.38283	NS
DRB1	Position.13	binned	1.25	0.57	2.67	0.53091	NS
DRB1	Position.13	R	1.13	0.36	2.98	0.79229	NS
DRB1	Position.13	S	0.75	0.35	1.6	0.42695	NS
DRB1	Position.27	binned	1.31	0.54	2.98	0.4925	NS
DRB1	Position.27	F	0.76	0.34	1.86	0.4925	NS
DRB1	Position.29	D	1.75	0.74	4.6	0.17739	NS
DRB1	Position.29	E	0.56	0.2	1.38	0.18663	NS
DRB1	Position.29	H	0.83	0.02	6.15	0.85951	NS
DRB1	Position.31	binned	1.05	0.4	2.52	0.90225	NS
DRB1	Position.31	H	0.69	0.2	1.9	0.45506	NS
DRB1	Position.31	Y	1.2	0.56	2.68	0.62493	NS
DRB1	Position.33	H	0.74	0.3	1.65	0.43147	NS
DRB1	Position.33	Y	1.36	0.61	3.28	0.43147	NS
DRB1	Position.38	F	0.67	0.12	2.3	0.51634	NS
DRB1	Position.38	L	0	0	2.16	0.15565	NS
DRB1	Position.38	N	0.75	0.3	1.73	0.48351	NS
DRB1	Position.38	S	1.19	0.45	2.86	0.68016	NS
DRB1	Position.38	Y	1.65	0.76	3.51	0.15845	NS
DRB1	Position.48	F	0.87	0.41	1.87	0.69172	NS
DRB1	Position.48	Y	1.15	0.53	2.44	0.69172	NS
DRB1	Position.59	A	1.15	0.44	3.53	0.77005	NS
DRB1	Position.59	E	0.87	0.28	2.27	0.77005	NS
DRB1	Position.61	S	0.48	0.12	1.43	0.1727	NS
DRB1	Position.61	Y	2.08	0.7	8.4	0.1727	NS
DRB1	Position.68	F	1.25	0.49	2.92	0.58048	NS
DRB1	Position.68	I	0.6	0.28	1.28	0.1502	NS
DRB1	Position.68	L	1.53	0.66	3.36	0.26019	NS
DRB1	Position.71	D	0.64	0.3	1.36	0.20304	NS
DRB1	Position.71	Q	1.38	0.64	2.94	0.36238	NS
DRB1	Position.71	R	1.73	0.3	6.57	0.40131	NS
DRB1	Position.72	A	1.2	0.38	3.15	0.7078	NS
DRB1	Position.72	E	0.59	0.17	1.63	0.29611	NS
DRB1	Position.72	K	1.17	0.44	2.8	0.71689	NS
DRB1	Position.72	R	1.11	0.52	2.35	0.77085	NS
DRB1	Position.74	A	1.27	0.54	3.37	0.56658	NS
DRB1	Position.74	G	0.79	0.3	1.86	0.56658	NS
DRB1	Position.75	A	0.92	0.43	2.04	0.82466	NS
DRB1	Position.75	binned	1.16	0.46	2.69	0.71782	NS
DRB1	Position.75	R	0.94	0.27	2.62	0.90057	NS
DRB1	Position.78	N	0.94	0.27	2.62	0.90057	NS
DRB1	Position.78	T	1.07	0.38	3.7	0.90057	NS
DRB1	Position.79	V	0.69	0.17	2.09	0.5012	NS
DRB1	Position.79	Y	1.45	0.48	5.9	0.5012	NS
DRB1	Position.87	G	0.79	0.37	1.67	0.50429	NS
DRB1	Position.87	V	1.27	0.6	2.72	0.50429	NS
DQA1	Position.11	C	1.23	0.58	2.65	0.55369	NS
DQA1	Position.11	Y	0.81	0.38	1.72	0.55369	NS
DQA1	Position.18	F	1.23	0.58	2.65	0.55369	NS
DQA1	Position.18	S	0.81	0.38	1.72	0.55369	NS
DQA1	Position.25	F	0.5	0.09	1.71	0.26082	NS
DQA1	Position.25	Y	1.99	0.59	10.55	0.26082	NS
DQA1	Position.34	E	1.1	0.48	2.39	0.80723	NS
DQA1	Position.34	Q	0.91	0.42	2.09	0.80723	NS
DQA1	Position.40	E	1.23	0.53	3.09	0.61567	NS
DQA1	Position.40	G	0.82	0.32	1.88	0.61567	NS
DQA1	Position.45	A	1.23	0.58	2.65	0.55369	NS
DQA1	Position.45	V	0.81	0.38	1.72	0.55369	NS
DQA1	Position.47	binned	0.93	0.33	2.3	0.8638	NS
DQA1	Position.47	C	0.82	0.32	1.88	0.61567	NS
DQA1	Position.47	R	1.23	0.58	2.65	0.55369	NS
DQA1	Position.48	L	0.81	0.38	1.72	0.55369	NS
DQA1	Position.48	W	1.23	0.58	2.65	0.55369	NS
DQA1	Position.50	E	1.23	0.58	2.65	0.55369	NS
DQA1	Position.50	L	0.93	0.33	2.3	0.8638	NS
DQA1	Position.50	V	0.82	0.32	1.88	0.61567	NS
DQA1	Position.51	F	1.23	0.53	3.09	0.61567	NS
DQA1	Position.51	L	0.82	0.32	1.88	0.61567	NS
DQA1	Position.52	H	0.63	0.12	2.16	0.4529	NS
DQA1	Position.52	R	0.96	0.43	2.07	0.91682	NS
DQA1	Position.52	S	1.23	0.58	2.65	0.55369	NS
DQA1	Position.53	K	1.23	0.58	2.65	0.55369	NS
DQA1	Position.53	Q	0.82	0.32	1.88	0.61567	NS
DQA1	Position.53	R	0.93	0.33	2.3	0.8638	NS
DQA1	Position.55	G	1.23	0.58	2.65	0.55369	NS
DQA1	Position.55	R	0.81	0.38	1.72	0.55369	NS
DQA1	Position.56	G	1.23	0.58	2.65	0.55369	NS
DQA1	Position.56	InDel	0.7	0.31	1.52	0.33634	NS
DQA1	Position.56	R	1.44	0.34	4.57	0.52336	NS
DQA1	Position.61	F	0.81	0.38	1.72	0.55369	NS
DQA1	Position.61	G	1.23	0.58	2.65	0.55369	NS
DQA1	Position.64	R	1.23	0.58	2.65	0.55369	NS
DQA1	Position.64	T	0.81	0.38	1.72	0.55369	NS
DQA1	Position.66	I	0.81	0.38	1.72	0.55369	NS
DQA1	Position.66	M	1.23	0.58	2.65	0.55369	NS
DQA1	Position.69	A	1.23	0.58	2.65	0.55369	NS
DQA1	Position.69	L	0.79	0.35	1.73	0.53351	NS
DQA1	Position.69	T	1.01	0.24	3.12	0.98394	NS
DQA1	Position.75	I	1.36	0.49	4.69	0.54014	NS
DQA1	Position.75	S	0.73	0.21	2.03	0.54014	NS
DQA1	Position.76	L	0.7	0.31	1.52	0.33634	NS
DQA1	Position.76	M	1.23	0.58	2.65	0.55369	NS
DQA1	Position.76	V	1.44	0.34	4.57	0.52336	NS
DQA1	Position.80	S	0.81	0.38	1.72	0.55369	NS
DQA1	Position.80	Y	1.23	0.58	2.65	0.55369	NS
DQB1	Position.9	F	0.83	0.35	1.83	0.62326	NS
DQB1	Position.9	Y	1.21	0.55	2.83	0.62326	NS
DQB1	Position.13	A	0.86	0.3	2.12	0.72533	NS
DQB1	Position.13	G	1.17	0.47	3.3	0.72533	NS
DQB1	Position.14	L	1.02	0.33	2.68	0.95926	NS
DQB1	Position.14	M	0.98	0.37	3.02	0.95926	NS
DQB1	Position.26	G	0.67	0.22	1.73	0.38852	NS
DQB1	Position.26	L	1.45	0.67	3.23	0.31005	NS
DQB1	Position.26	Y	0.86	0.3	2.12	0.72533	NS
DQB1	Position.28	S	1.02	0.33	2.68	0.95926	NS
DQB1	Position.28	T	0.98	0.37	3.02	0.95926	NS
DQB1	Position.30	H	1.03	0.39	2.47	0.93912	NS
DQB1	Position.30	S	1.02	0.33	2.68	0.95926	NS
DQB1	Position.30	Y	0.96	0.45	2.12	0.91735	NS
DQB1	Position.37	I	1.02	0.33	2.68	0.95926	NS
DQB1	Position.37	Y	0.98	0.37	3.02	0.95926	NS
DQB1	Position.38	A	0.97	0.44	2.22	0.9358	NS
DQB1	Position.38	V	1.03	0.45	2.25	0.9358	NS
DQB1	Position.45	E	0.86	0.3	2.12	0.72533	NS
DQB1	Position.45	G	1.17	0.47	3.3	0.72533	NS
DQB1	Position.46	E	1.02	0.33	2.68	0.95926	NS
DQB1	Position.46	V	0.98	0.37	3.02	0.95926	NS
DQB1	Position.47	F	1.02	0.33	2.68	0.95926	NS
DQB1	Position.47	Y	0.98	0.37	3.02	0.95926	NS
DQB1	Position.52	L	1.02	0.33	2.68	0.95926	NS
DQB1	Position.52	P	0.98	0.37	3.02	0.95926	NS
DQB1	Position.53	L	0.84	0.39	1.79	0.6319	NS
DQB1	Position.53	Q	1.19	0.56	2.55	0.6319	NS
DQB1	Position.55	L	1.02	0.33	2.68	0.95926	NS
DQB1	Position.55	P	1.11	0.46	2.52	0.78467	NS
DQB1	Position.55	R	0.91	0.43	1.95	0.77905	NS
DQB1	Position.57	A	1.36	0.53	3.18	0.4517	NS
DQB1	Position.57	D	0.8	0.38	1.72	0.52792	NS
DQB1	Position.57	S	0.92	0.02	7.03	0.9409	NS
DQB1	Position.57	V	1.02	0.33	2.68	0.95926	NS
DQB1	Position.66	D	0.67	0.22	1.73	0.38852	NS
DQB1	Position.66	E	1.49	0.58	4.57	0.38852	NS
DQB1	Position.67	I	0.67	0.22	1.73	0.38852	NS
DQB1	Position.67	V	1.49	0.58	4.57	0.38852	NS
DQB1	Position.70	E	0	0	1.66	0.11016	NS
DQB1	Position.70	G	1.19	0.56	2.55	0.61419	NS
DQB1	Position.70	R	1.09	0.51	2.32	0.80017	NS
DQB1	Position.71	A	1.02	0.33	2.68	0.95926	NS
DQB1	Position.71	D	0	0	1.66	0.11016	NS
DQB1	Position.71	K	1.02	0.33	2.68	0.95926	NS
DQB1	Position.71	T	1.3	0.6	2.96	0.4849	NS
DQB1	Position.74	A	1.02	0.33	2.68	0.95926	NS
DQB1	Position.74	E	1.3	0.6	2.96	0.4849	NS
DQB1	Position.74	S	0.67	0.22	1.73	0.38852	NS
DQB1	Position.75	L	1.3	0.6	2.96	0.4849	NS
DQB1	Position.75	V	0.77	0.34	1.68	0.4849	NS
DQB1	Position.77	R	1.03	0.45	2.25	0.9358	NS
DQB1	Position.77	T	0.97	0.44	2.22	0.9358	NS
DQB1	Position.84	E	1.19	0.56	2.55	0.6319	NS
DQB1	Position.84	Q	0.84	0.39	1.79	0.6319	NS
DQB1	Position.85	L	0.84	0.39	1.79	0.6319	NS
DQB1	Position.85	V	1.19	0.56	2.55	0.6319	NS
DQB1	Position.86	A	1.19	0.56	2.55	0.61419	NS
DQB1	Position.86	E	0.84	0.39	1.79	0.6319	NS
DQB1	Position.86	G	0.92	0.02	7.03	0.9409	NS
DQB1	Position.87	F	1.2	0.53	2.6	0.61858	NS
DQB1	Position.87	L	0.84	0.39	1.79	0.6319	NS
DQB1	Position.87	Y	1.01	0.35	2.5	0.98728	NS
DQB1	Position.89	G	1.19	0.56	2.55	0.6319	NS
DQB1	Position.89	T	0.84	0.39	1.79	0.6319	NS
DQB1	Position.90	I	1.19	0.56	2.55	0.6319	NS
DQB1	Position.90	T	0.84	0.39	1.79	0.6319	NS
DPB1	Position.8	L	1.64	0.7	3.77	0.20369	NS
DPB1	Position.8	V	0.61	0.27	1.44	0.20369	NS
DPB1	Position.9	F	1.64	0.7	3.77	0.20369	NS
DPB1	Position.9	H	0	0	1.99	0.13992	NS
DPB1	Position.9	Y	0.82	0.36	1.93	0.61739	NS
DPB1	Position.11	G	7.11	1.12	295.68	0.027149	*
DPB1	Position.11	L	0.14	0	0.89	0.027149	*
DPB1	Position.43	A	2.06	0.84	5.54	0.08878	NS
DPB1	Position.43	V	0.49	0.18	1.19	0.08878	NS
DPB1	Position.63	A	2.9	1.1	8.95	0.019406	*
DPB1	Position.63	E	0.34	0.11	0.91	0.019406	*
DPB1	Position.76	E	0.59	0.19	1.55	0.25588	NS
DPB1	Position.76	K	2.14	0.81	6.62	0.10208	NS
DPB1	Position.76	R	0	0	2.91	0.21378	NS
DPB1	Position.91	D	1.09	0.47	2.58	0.8296	NS
DPB1	Position.91	G	1.28	0.53	2.99	0.53152	NS
DPB1	Position.91	V	0.28	0.01	1.83	0.18953	NS
DPB1	Position.92	E	1.09	0.47	2.58	0.8296	NS
DPB1	Position.92	G	0.92	0.39	2.11	0.8296	NS
DPB1	Position.93	A	1.09	0.47	2.58	0.8296	NS
DPB1	Position.93	P	0.92	0.39	2.11	0.8296	NS
DPB1	Position.94	M	0.92	0.39	2.11	0.8296	NS
DPB1	Position.94	V	1.09	0.47	2.58	0.8296	NS
