## Supplemental File 1 for "Minimal observed impact of HLA genotype on hospitalization and severity of SARS-CoV-2 infection": AA_table.txt

Locus	Position	Residue	Group.0	Group.1
A	Position.9	F	123	18
A	Position.9	S	88	11
A	Position.9	T	28	2
A	Position.9	Y	61	5
A	Position.62	E	51	7
A	Position.62	G	50	7
A	Position.62	L	9	0
A	Position.62	Q	120	16
A	Position.62	R	70	6
A	Position.65	G	46	7
A	Position.65	R	254	29
A	Position.66	K	96	14
A	Position.66	N	204	22
A	Position.70	H	194	27
A	Position.70	Q	106	9
A	Position.76	A	51	6
A	Position.76	E	68	10
A	Position.76	V	181	20
A	Position.79	G	251	29
A	Position.79	R	49	7
A	Position.80	I	49	7
A	Position.80	T	251	29
A	Position.81	A	49	7
A	Position.81	L	251	29
A	Position.82	L	49	7
A	Position.82	R	251	29
A	Position.83	G	251	29
A	Position.83	R	49	7
A	Position.90	A	242	28
A	Position.90	D	58	8
A	Position.95	I	204	22
A	Position.95	L	59	7
A	Position.95	V	37	7
A	Position.97	I	115	15
A	Position.97	M	103	12
A	Position.97	R	82	9
A	Position.99	F	46	7
A	Position.99	Y	254	29
A	Position.105	P	81	10
A	Position.105	S	219	26
A	Position.107	G	250	29
A	Position.107	W	50	7
A	Position.114	E	42	4
A	Position.114	H	115	15
A	Position.114	Q	50	5
A	Position.114	R	93	12
A	Position.116	D	143	17
A	Position.116	H	42	4
A	Position.116	Y	115	15
A	Position.128	K	126	16
A	Position.128	N	174	20
A	Position.143	I	220	27
A	Position.143	T	80	9
A	Position.145	K	148	22
A	Position.145	Q	152	14
A	Position.146	H	80	9
A	Position.146	R	220	27
A	Position.152	H	166	24
A	Position.152	R	134	12
A	Position.153	A	31	6
A	Position.153	binned	47	4
A	Position.153	E	50	6
A	Position.153	V	172	20
A	Position.171	binned	36	9
A	Position.171	L	208	24
A	Position.171	W	56	3
A	Position.181	D	65	9
A	Position.181	E	235	27
A	Position.182	G	65	9
A	Position.182	W	235	27
B	Position.11	A	235	33
B	Position.11	S	65	3
B	Position.12	M	230	29
B	Position.12	V	70	7
B	Position.24	A	137	19
B	Position.24	S	121	12
B	Position.24	T	42	5
B	Position.37	L	42	5
B	Position.37	Q	258	31
B	Position.50	binned	62	10
B	Position.50	E	114	12
B	Position.50	T	124	14
B	Position.67	G	56	4
B	Position.67	R	244	32
B	Position.68	E	126	14
B	Position.68	N	174	22
B	Position.70	Q	238	31
B	Position.70	R	62	5
B	Position.71	I	238	31
B	Position.71	N	62	5
B	Position.72	C	39	7
B	Position.72	F	78	12
B	Position.72	M	62	5
B	Position.72	S	71	9
B	Position.72	Y	50	3
B	Position.74	A	110	8
B	Position.74	T	190	28
B	Position.76	A	110	8
B	Position.76	T	190	28
B	Position.86	D	69	9
B	Position.86	Y	231	27
B	Position.92	I	116	12
B	Position.92	N	164	19
B	Position.92	T	20	5
B	Position.93	A	135	17
B	Position.93	L	165	19
B	Position.94	L	136	17
B	Position.94	R	164	19
B	Position.95	G	164	19
B	Position.95	R	136	17
B	Position.107	I	117	16
B	Position.107	T	183	20
B	Position.108	I	117	16
B	Position.108	L	148	18
B	Position.108	W	35	2
B	Position.110	binned	57	9
B	Position.110	R	187	22
B	Position.110	S	56	5
B	Position.116	L	132	14
B	Position.116	V	168	22
B	Position.126	H	250	27
B	Position.126	Y	50	9
B	Position.129	binned	54	9
B	Position.129	S	141	17
B	Position.129	Y	105	10
B	Position.144	R	57	5
B	Position.144	S	243	31
B	Position.165	E	112	14
B	Position.165	V	188	22
B	Position.169	binned	70	9
B	Position.169	L	230	27
B	Position.176	E	38	2
B	Position.176	L	221	27
B	Position.176	T	41	7
B	Position.190	D	56	5
B	Position.190	E	244	31
B	Position.193	E	56	5
B	Position.193	Q	244	31
C	Position.9	D	97	8
C	Position.9	S	75	13
C	Position.9	Y	128	15
C	Position.11	A	225	23
C	Position.11	S	75	13
C	Position.14	R	232	23
C	Position.14	W	68	13
C	Position.21	H	57	10
C	Position.21	R	243	26
C	Position.24	A	203	28
C	Position.24	S	97	8
C	Position.49	A	232	23
C	Position.49	E	68	13
C	Position.71	K	258	31
C	Position.71	N	42	5
C	Position.78	A	184	22
C	Position.78	T	116	14
C	Position.82	N	154	19
C	Position.82	S	146	17
C	Position.85	K	154	19
C	Position.85	N	146	17
C	Position.95	A	135	15
C	Position.95	D	165	21
C	Position.102	R	223	31
C	Position.102	W	77	5
C	Position.104	F	85	13
C	Position.104	S	18	1
C	Position.104	Y	197	22
C	Position.119	D	189	19
C	Position.119	N	111	17
C	Position.121	F	118	19
C	Position.121	S	164	10
C	Position.121	Y	18	7
C	Position.159	L	69	4
C	Position.159	W	231	32
C	Position.164	A	88	4
C	Position.164	E	212	32
C	Position.168	binned	34	0
C	Position.168	L	113	14
C	Position.168	R	93	17
C	Position.168	W	60	5
C	Position.175	binned	65	8
C	Position.175	T	235	28
DRB1	Position.9	E	196	24
DRB1	Position.9	K	10	1
DRB1	Position.9	W	94	11
DRB1	Position.11	binned	74	11
DRB1	Position.11	P	45	6
DRB1	Position.11	S	181	19
DRB1	Position.12	K	119	17
DRB1	Position.12	T	181	19
DRB1	Position.13	binned	109	15
DRB1	Position.13	R	45	6
DRB1	Position.13	S	146	15
DRB1	Position.27	binned	68	10
DRB1	Position.27	F	232	26
DRB1	Position.29	D	200	28
DRB1	Position.29	E	90	7
DRB1	Position.29	H	10	1
DRB1	Position.31	binned	64	8
DRB1	Position.31	H	57	5
DRB1	Position.31	Y	179	23
DRB1	Position.33	H	103	10
DRB1	Position.33	Y	197	26
DRB1	Position.38	F	36	3
DRB1	Position.38	L	16	0
DRB1	Position.38	N	92	9
DRB1	Position.38	S	58	8
DRB1	Position.38	Y	98	16
DRB1	Position.48	F	177	20
DRB1	Position.48	Y	123	16
DRB1	Position.59	A	244	30
DRB1	Position.59	E	56	6
DRB1	Position.61	S	62	4
DRB1	Position.61	Y	238	32
DRB1	Position.68	F	63	9
DRB1	Position.68	I	163	15
DRB1	Position.68	L	74	12
DRB1	Position.71	D	175	17
DRB1	Position.71	Q	110	16
DRB1	Position.71	R	15	3
DRB1	Position.72	A	43	6
DRB1	Position.72	E	64	5
DRB1	Position.72	K	59	8
DRB1	Position.72	R	134	17
DRB1	Position.74	A	220	28
DRB1	Position.74	G	80	8
DRB1	Position.75	A	189	22
DRB1	Position.75	binned	67	9
DRB1	Position.75	R	44	5
DRB1	Position.78	N	44	5
DRB1	Position.78	T	256	31
DRB1	Position.79	V	46	4
DRB1	Position.79	Y	254	32
DRB1	Position.87	G	151	16
DRB1	Position.87	V	149	20
DQA1	Position.11	C	151	20
DQA1	Position.11	Y	149	16
DQA1	Position.18	F	151	20
DQA1	Position.18	S	149	16
DQA1	Position.25	F	46	3
DQA1	Position.25	Y	254	33
DQA1	Position.34	E	94	12
DQA1	Position.34	Q	206	24
DQA1	Position.40	E	213	27
DQA1	Position.40	G	87	9
DQA1	Position.45	A	151	20
DQA1	Position.45	V	149	16
DQA1	Position.47	binned	62	7
DQA1	Position.47	C	87	9
DQA1	Position.47	R	151	20
DQA1	Position.48	L	149	16
DQA1	Position.48	W	151	20
DQA1	Position.50	E	151	20
DQA1	Position.50	L	62	7
DQA1	Position.50	V	87	9
DQA1	Position.51	F	213	27
DQA1	Position.51	L	87	9
DQA1	Position.52	H	38	3
DQA1	Position.52	R	111	13
DQA1	Position.52	S	151	20
DQA1	Position.53	K	151	20
DQA1	Position.53	Q	87	9
DQA1	Position.53	R	62	7
DQA1	Position.55	G	151	20
DQA1	Position.55	R	149	16
DQA1	Position.56	G	151	20
DQA1	Position.56	InDel	125	12
DQA1	Position.56	R	24	4
DQA1	Position.61	F	149	16
DQA1	Position.61	G	151	20
DQA1	Position.64	R	151	20
DQA1	Position.64	T	149	16
DQA1	Position.66	I	149	16
DQA1	Position.66	M	151	20
DQA1	Position.69	A	151	20
DQA1	Position.69	L	116	12
DQA1	Position.69	T	33	4
DQA1	Position.75	I	246	31
DQA1	Position.75	S	54	5
DQA1	Position.76	L	125	12
DQA1	Position.76	M	151	20
DQA1	Position.76	V	24	4
DQA1	Position.80	S	149	16
DQA1	Position.80	Y	151	20
DQB1	Position.9	F	104	11
DQB1	Position.9	Y	196	25
DQB1	Position.13	A	66	7
DQB1	Position.13	G	234	29
DQB1	Position.14	L	49	6
DQB1	Position.14	M	251	30
DQB1	Position.26	G	69	6
DQB1	Position.26	L	165	23
DQB1	Position.26	Y	66	7
DQB1	Position.28	S	49	6
DQB1	Position.28	T	251	30
DQB1	Position.30	H	65	8
DQB1	Position.30	S	49	6
DQB1	Position.30	Y	186	22
DQB1	Position.37	I	49	6
DQB1	Position.37	Y	251	30
DQB1	Position.38	A	202	24
DQB1	Position.38	V	98	12
DQB1	Position.45	E	66	7
DQB1	Position.45	G	234	29
DQB1	Position.46	E	49	6
DQB1	Position.46	V	251	30
DQB1	Position.47	F	49	6
DQB1	Position.47	Y	251	30
DQB1	Position.52	L	49	6
DQB1	Position.52	P	251	30
DQB1	Position.53	L	146	16
DQB1	Position.53	Q	154	20
DQB1	Position.55	L	49	6
DQB1	Position.55	P	77	10
DQB1	Position.55	R	174	20
DQB1	Position.57	A	59	9
DQB1	Position.57	D	183	20
DQB1	Position.57	S	9	1
DQB1	Position.57	V	49	6
DQB1	Position.66	D	69	6
DQB1	Position.66	E	231	30
DQB1	Position.67	I	69	6
DQB1	Position.67	V	231	30
DQB1	Position.70	E	20	0
DQB1	Position.70	G	145	19
DQB1	Position.70	R	135	17
DQB1	Position.71	A	49	6
DQB1	Position.71	D	20	0
DQB1	Position.71	K	49	6
DQB1	Position.71	T	182	24
DQB1	Position.74	A	49	6
DQB1	Position.74	E	182	24
DQB1	Position.74	S	69	6
DQB1	Position.75	L	182	24
DQB1	Position.75	V	118	12
DQB1	Position.77	R	98	12
DQB1	Position.77	T	202	24
DQB1	Position.84	E	154	20
DQB1	Position.84	Q	146	16
DQB1	Position.85	L	146	16
DQB1	Position.85	V	154	20
DQB1	Position.86	A	145	19
DQB1	Position.86	E	146	16
DQB1	Position.86	G	9	1
DQB1	Position.87	F	96	13
DQB1	Position.87	L	146	16
DQB1	Position.87	Y	58	7
DQB1	Position.89	G	154	20
DQB1	Position.89	T	146	16
DQB1	Position.90	I	154	20
DQB1	Position.90	T	146	16
DPB1	Position.8	L	84	13
DPB1	Position.8	V	180	17
DPB1	Position.9	F	84	13
DPB1	Position.9	H	18	0
DPB1	Position.9	Y	162	17
DPB1	Position.11	G	212	29
DPB1	Position.11	L	52	1
DPB1	Position.43	A	151	22
DPB1	Position.43	V	113	8
DPB1	Position.63	A	153	24
DPB1	Position.63	E	111	6
DPB1	Position.76	E	79	6
DPB1	Position.76	K	172	24
DPB1	Position.76	R	13	0
DPB1	Position.91	D	153	18
DPB1	Position.91	G	82	11
DPB1	Position.91	V	29	1
DPB1	Position.92	E	153	18
DPB1	Position.92	G	111	12
DPB1	Position.93	A	153	18
DPB1	Position.93	P	111	12
DPB1	Position.94	M	111	12
DPB1	Position.94	V	153	18
