## Supplemental File 1 for "Minimal observed impact of HLA genotype on hospitalization and severity of SARS-CoV-2 infection": Locus_binned.txt

Locus	Allele	Group.0	Group.1
A	Nothing.binned	NA	NA
B	Nothing.binned	NA	NA
C	02:02	14	0
C	02:10	9	0
C	03:02	10	1
C	03:03	1	3
C	03:04	17	4
C	05:01	1	0
C	06:02	32	4
C	07:02	18	1
C	07:04	1	0
C	08:02	7	4
C	08:04	11	0
C	12:03	5	1
C	14:02	7	0
C	15:05	6	2
C	16:01	33	0
C	17:01	14	0
C	18:01	10	0
DRB1	Nothing.binned	NA	NA
DQA1	01:01	19	4
DQA1	01:03	8	0
DQA1	01:05	13	1
DQA1	03:01	10	2
DQA1	03:03	14	2
DQA1	05:05	11	1
DQB1	02:02	21	3
DQB1	02:03	1	0
DQB1	03:02	11	3
DQB1	03:19	13	3
DQB1	04:02	20	0
DQB1	05:02	9	1
DQB1	06:03	12	2
DQB1	06:04	4	0
DQB1	06:09	5	1
DPB1	03:01	5	0
DPB1	05:01	1	2
DPB1	10:01	1	0
DPB1	104:01	6	0
DPB1	11:01	12	0
DPB1	13:01	6	1
DPB1	15:01	1	0
DPB1	17:01	17	0
DPB1	18:01	27	1
DPB1	34:01	1	0
DPB1	85:01	5	0
