## Supplemental File 1 for "Minimal observed impact of HLA genotype on hospitalization and severity of SARS-CoV-2 infection": Locus_chisq.txt

Locus	X.square	df	p.value	sig
A	NCalc	NCalc	NCalc	NCalc
B	NCalc	NCalc	NCalc	NCalc
C	3.2604	2	0.19589	NS
DRB1	NCalc	NCalc	NCalc	NCalc
DQA1	1.0183	4	0.90701	NS
DQB1	1.0794	4	0.89753	NS
DPB1	6.7962	4	0.14706	NS
