## Supplemental File 1 for "Minimal observed impact of HLA genotype on hospitalization and severity of SARS-CoV-2 infection": Locus_freqs.txt

Locus	Allele	Group.0	Group.1
A	01:01	0.04667	0.05556
A	02:01	0.12333	0.19444
A	02:02	0.03667	0
A	02:05	0.00667	0
A	03:01	0.09	0.11111
A	11:01	0.02	0.02778
A	23:01	0.13667	0.11111
A	24:02	0.01667	0.08333
A	26:01	0.04	0.02778
A	29:02	0.03	0
A	30:01	0.07667	0.02778
A	30:02	0.06333	0.08333
A	31:01	0.00667	0
A	32:01	0.01	0
A	33:01	0.00667	0
A	33:03	0.05	0.05556
A	34:02	0.03333	0.02778
A	36:01	0.03667	0.08333
A	66:02	0.00333	0
A	68:01	0.03667	0.02778
A	68:02	0.06333	0.02778
A	74:01	0.05	0.05556
A	80:01	0.01667	0
B	07:02	0.11667	0.05556
B	08:01	0.02667	0.05556
B	14:01	0.01333	0
B	14:02	0.01667	0.11111
B	15:01	0.00333	0.08333
B	15:03	0.05667	0
B	15:10	0.09333	0.08333
B	15:16	0.01667	0.02778
B	15:17	0.00333	0
B	18:01	0.02667	0
B	27:05	0.00333	0
B	35:01	0.09	0.11111
B	39:06	0.00333	0
B	39:10	0.01	0
B	40:01	0.00333	0
B	40:02	0.00333	0
B	42:01	0.04	0.02778
B	44:03	0.06333	0.13889
B	45:01	0.04333	0
B	49:01	0.02333	0
B	51:01	0.01667	0
B	52:01	0.01333	0.02778
B	53:01	0.12667	0.16667
B	57:01	0.01	0
B	57:02	0.00333	0.02778
B	57:03	0.03333	0
B	58:01	0.06333	0
B	58:02	0.07667	0.08333
C	02:02	0.04667	0
C	02:10	0.03	0
C	03:02	0.03333	0.02778
C	03:03	0.00333	0.08333
C	03:04	0.05667	0.11111
C	04:01	0.22667	0.36111
C	05:01	0.00333	0
C	06:02	0.10667	0.11111
C	07:01	0.12	0.08333
C	07:02	0.06	0.02778
C	07:04	0.00333	0
C	08:02	0.02333	0.11111
C	08:04	0.03667	0
C	12:03	0.01667	0.02778
C	14:02	0.02333	0
C	15:05	0.02	0.05556
C	16:01	0.11	0
C	17:01	0.04667	0
C	18:01	0.03333	0
DRB1	01:01	0.03	0.02778
DRB1	01:02	0.01333	0.02778
DRB1	03:01	0.08	0.13889
DRB1	03:02	0.06667	0
DRB1	04:01	0.02333	0.05556
DRB1	04:03	0.00667	0.02778
DRB1	04:04	0.00333	0
DRB1	07:01	0.12	0.08333
DRB1	08:04	0.06333	0.11111
DRB1	09:01	0.03333	0.02778
DRB1	10:01	0.01667	0.05556
DRB1	11:01	0.09667	0.11111
DRB1	11:02	0.07667	0.05556
DRB1	11:03	0.01	0
DRB1	11:04	0.00333	0
DRB1	12:01	0.05	0
DRB1	12:02	0.00333	0
DRB1	13:01	0.04333	0.02778
DRB1	13:02	0.08333	0.05556
DRB1	13:03	0.02667	0.02778
DRB1	15:01	0.00667	0.02778
DRB1	15:03	0.13667	0.13889
DRB1	16:02	0.00667	0
DQA1	01:01	0.06333	0.11111
DQA1	01:02	0.37	0.41667
DQA1	01:03	0.02667	0
DQA1	01:05	0.04333	0.02778
DQA1	02:01	0.12667	0.08333
DQA1	03:01	0.03333	0.05556
DQA1	03:03	0.04667	0.05556
DQA1	04:01	0.11	0.11111
DQA1	05:01	0.14333	0.11111
DQA1	05:05	0.03667	0.02778
DQB1	02:01	0.09	0.08333
DQB1	02:02	0.07	0.08333
DQB1	02:03	0.00333	0
DQB1	03:01	0.17667	0.11111
DQB1	03:02	0.03667	0.08333
DQB1	03:19	0.04333	0.08333
DQB1	04:02	0.06667	0
DQB1	05:01	0.13333	0.13889
DQB1	05:02	0.03	0.02778
DQB1	06:02	0.28	0.30556
DQB1	06:03	0.04	0.05556
DQB1	06:04	0.01333	0
DQB1	06:09	0.01667	0.02778
DPB1	01:01	0.33333	0.41667
DPB1	02:01	0.18333	0.13889
DPB1	03:01	0.01667	0
DPB1	04:01	0.09	0.16667
DPB1	05:01	0.00333	0.05556
DPB1	06:02	0.12	0.16667
DPB1	10:01	0.00333	0
DPB1	104:01	0.02	0
DPB1	11:01	0.04	0
DPB1	13:01	0.02	0.02778
DPB1	15:01	0.00333	0
DPB1	17:01	0.05667	0
DPB1	18:01	0.09	0.02778
DPB1	34:01	0.00333	0
DPB1	85:01	0.01667	0
