## Supplemental File 1 for "Minimal observed impact of HLA genotype on hospitalization and severity of SARS-CoV-2 infection": Locus_OR.txt

Locus	Allele	OR	CI.lower	CI.upper	p.value	sig
A	01:01	NCalc	NCalc	NCalc	NCalc	NCalc
A	02:01	NCalc	NCalc	NCalc	NCalc	NCalc
A	02:02	NCalc	NCalc	NCalc	NCalc	NCalc
A	02:05	NCalc	NCalc	NCalc	NCalc	NCalc
A	03:01	NCalc	NCalc	NCalc	NCalc	NCalc
A	11:01	NCalc	NCalc	NCalc	NCalc	NCalc
A	23:01	NCalc	NCalc	NCalc	NCalc	NCalc
A	24:02	NCalc	NCalc	NCalc	NCalc	NCalc
A	26:01	NCalc	NCalc	NCalc	NCalc	NCalc
A	29:02	NCalc	NCalc	NCalc	NCalc	NCalc
A	30:01	NCalc	NCalc	NCalc	NCalc	NCalc
A	30:02	NCalc	NCalc	NCalc	NCalc	NCalc
A	31:01	NCalc	NCalc	NCalc	NCalc	NCalc
A	32:01	NCalc	NCalc	NCalc	NCalc	NCalc
A	33:01	NCalc	NCalc	NCalc	NCalc	NCalc
A	33:03	NCalc	NCalc	NCalc	NCalc	NCalc
A	34:02	NCalc	NCalc	NCalc	NCalc	NCalc
A	36:01	NCalc	NCalc	NCalc	NCalc	NCalc
A	66:02	NCalc	NCalc	NCalc	NCalc	NCalc
A	68:01	NCalc	NCalc	NCalc	NCalc	NCalc
A	68:02	NCalc	NCalc	NCalc	NCalc	NCalc
A	74:01	NCalc	NCalc	NCalc	NCalc	NCalc
A	80:01	NCalc	NCalc	NCalc	NCalc	NCalc
B	07:02	NCalc	NCalc	NCalc	NCalc	NCalc
B	08:01	NCalc	NCalc	NCalc	NCalc	NCalc
B	14:01	NCalc	NCalc	NCalc	NCalc	NCalc
B	14:02	NCalc	NCalc	NCalc	NCalc	NCalc
B	15:01	NCalc	NCalc	NCalc	NCalc	NCalc
B	15:03	NCalc	NCalc	NCalc	NCalc	NCalc
B	15:10	NCalc	NCalc	NCalc	NCalc	NCalc
B	15:16	NCalc	NCalc	NCalc	NCalc	NCalc
B	15:17	NCalc	NCalc	NCalc	NCalc	NCalc
B	18:01	NCalc	NCalc	NCalc	NCalc	NCalc
B	27:05	NCalc	NCalc	NCalc	NCalc	NCalc
B	35:01	NCalc	NCalc	NCalc	NCalc	NCalc
B	39:06	NCalc	NCalc	NCalc	NCalc	NCalc
B	39:10	NCalc	NCalc	NCalc	NCalc	NCalc
B	40:01	NCalc	NCalc	NCalc	NCalc	NCalc
B	40:02	NCalc	NCalc	NCalc	NCalc	NCalc
B	42:01	NCalc	NCalc	NCalc	NCalc	NCalc
B	44:03	NCalc	NCalc	NCalc	NCalc	NCalc
B	45:01	NCalc	NCalc	NCalc	NCalc	NCalc
B	49:01	NCalc	NCalc	NCalc	NCalc	NCalc
B	51:01	NCalc	NCalc	NCalc	NCalc	NCalc
B	52:01	NCalc	NCalc	NCalc	NCalc	NCalc
B	53:01	NCalc	NCalc	NCalc	NCalc	NCalc
B	57:01	NCalc	NCalc	NCalc	NCalc	NCalc
B	57:02	NCalc	NCalc	NCalc	NCalc	NCalc
B	57:03	NCalc	NCalc	NCalc	NCalc	NCalc
B	58:01	NCalc	NCalc	NCalc	NCalc	NCalc
B	58:02	NCalc	NCalc	NCalc	NCalc	NCalc
C	04:01	1.93	0.85	4.21	0.074747	NS
C	07:01	0.67	0.12	2.3	0.51634	NS
C	binned	0.66	0.31	1.43	0.2473	NS
DRB1	01:01	NCalc	NCalc	NCalc	NCalc	NCalc
DRB1	01:02	NCalc	NCalc	NCalc	NCalc	NCalc
DRB1	03:01	NCalc	NCalc	NCalc	NCalc	NCalc
DRB1	03:02	NCalc	NCalc	NCalc	NCalc	NCalc
DRB1	04:01	NCalc	NCalc	NCalc	NCalc	NCalc
DRB1	04:03	NCalc	NCalc	NCalc	NCalc	NCalc
DRB1	04:04	NCalc	NCalc	NCalc	NCalc	NCalc
DRB1	07:01	NCalc	NCalc	NCalc	NCalc	NCalc
DRB1	08:04	NCalc	NCalc	NCalc	NCalc	NCalc
DRB1	09:01	NCalc	NCalc	NCalc	NCalc	NCalc
DRB1	10:01	NCalc	NCalc	NCalc	NCalc	NCalc
DRB1	11:01	NCalc	NCalc	NCalc	NCalc	NCalc
DRB1	11:02	NCalc	NCalc	NCalc	NCalc	NCalc
DRB1	11:03	NCalc	NCalc	NCalc	NCalc	NCalc
DRB1	11:04	NCalc	NCalc	NCalc	NCalc	NCalc
DRB1	12:01	NCalc	NCalc	NCalc	NCalc	NCalc
DRB1	12:02	NCalc	NCalc	NCalc	NCalc	NCalc
DRB1	13:01	NCalc	NCalc	NCalc	NCalc	NCalc
DRB1	13:02	NCalc	NCalc	NCalc	NCalc	NCalc
DRB1	13:03	NCalc	NCalc	NCalc	NCalc	NCalc
DRB1	15:01	NCalc	NCalc	NCalc	NCalc	NCalc
DRB1	15:03	NCalc	NCalc	NCalc	NCalc	NCalc
DRB1	16:02	NCalc	NCalc	NCalc	NCalc	NCalc
DQA1	01:02	1.22	0.56	2.59	0.58472	NS
DQA1	02:01	0.63	0.12	2.16	0.4529	NS
DQA1	04:01	1.01	0.24	3.12	0.98394	NS
DQA1	05:01	0.75	0.18	2.27	0.59842	NS
DQA1	binned	1.15	0.47	2.61	0.71715	NS
DQB1	02:01	0.92	0.17	3.25	0.89455	NS
DQB1	03:01	0.58	0.14	1.75	0.32204	NS
DQB1	05:01	1.05	0.3	2.95	0.92632	NS
DQB1	06:02	1.13	0.48	2.51	0.74765	NS
DQB1	binned	1.2	0.53	2.6	0.61858	NS
DPB1	01:01	1.43	0.65	3.05	0.31937	NS
DPB1	02:01	0.72	0.21	1.98	0.51059	NS
DPB1	04:01	2.02	0.63	5.54	0.14415	NS
DPB1	06:02	1.47	0.47	3.92	0.42371	NS
DPB1	binned	0.33	0.08	0.98	0.035072	*
