## Supplemental File 1 for "Minimal observed impact of HLA genotype on hospitalization and severity of SARS-CoV-2 infection": Locus_table.txt

Locus	Allele	Group.0	Group.1
A	01:01	NCalc	NCalc
A	02:01	NCalc	NCalc
A	02:02	NCalc	NCalc
A	02:05	NCalc	NCalc
A	03:01	NCalc	NCalc
A	11:01	NCalc	NCalc
A	23:01	NCalc	NCalc
A	24:02	NCalc	NCalc
A	26:01	NCalc	NCalc
A	29:02	NCalc	NCalc
A	30:01	NCalc	NCalc
A	30:02	NCalc	NCalc
A	31:01	NCalc	NCalc
A	32:01	NCalc	NCalc
A	33:01	NCalc	NCalc
A	33:03	NCalc	NCalc
A	34:02	NCalc	NCalc
A	36:01	NCalc	NCalc
A	66:02	NCalc	NCalc
A	68:01	NCalc	NCalc
A	68:02	NCalc	NCalc
A	74:01	NCalc	NCalc
A	80:01	NCalc	NCalc
B	07:02	NCalc	NCalc
B	08:01	NCalc	NCalc
B	14:01	NCalc	NCalc
B	14:02	NCalc	NCalc
B	15:01	NCalc	NCalc
B	15:03	NCalc	NCalc
B	15:10	NCalc	NCalc
B	15:16	NCalc	NCalc
B	15:17	NCalc	NCalc
B	18:01	NCalc	NCalc
B	27:05	NCalc	NCalc
B	35:01	NCalc	NCalc
B	39:06	NCalc	NCalc
B	39:10	NCalc	NCalc
B	40:01	NCalc	NCalc
B	40:02	NCalc	NCalc
B	42:01	NCalc	NCalc
B	44:03	NCalc	NCalc
B	45:01	NCalc	NCalc
B	49:01	NCalc	NCalc
B	51:01	NCalc	NCalc
B	52:01	NCalc	NCalc
B	53:01	NCalc	NCalc
B	57:01	NCalc	NCalc
B	57:02	NCalc	NCalc
B	57:03	NCalc	NCalc
B	58:01	NCalc	NCalc
B	58:02	NCalc	NCalc
C	04:01	68	13
C	07:01	36	3
C	binned	196	20
DRB1	01:01	NCalc	NCalc
DRB1	01:02	NCalc	NCalc
DRB1	03:01	NCalc	NCalc
DRB1	03:02	NCalc	NCalc
DRB1	04:01	NCalc	NCalc
DRB1	04:03	NCalc	NCalc
DRB1	04:04	NCalc	NCalc
DRB1	07:01	NCalc	NCalc
DRB1	08:04	NCalc	NCalc
DRB1	09:01	NCalc	NCalc
DRB1	10:01	NCalc	NCalc
DRB1	11:01	NCalc	NCalc
DRB1	11:02	NCalc	NCalc
DRB1	11:03	NCalc	NCalc
DRB1	11:04	NCalc	NCalc
DRB1	12:01	NCalc	NCalc
DRB1	12:02	NCalc	NCalc
DRB1	13:01	NCalc	NCalc
DRB1	13:02	NCalc	NCalc
DRB1	13:03	NCalc	NCalc
DRB1	15:01	NCalc	NCalc
DRB1	15:03	NCalc	NCalc
DRB1	16:02	NCalc	NCalc
DQA1	01:02	111	15
DQA1	02:01	38	3
DQA1	04:01	33	4
DQA1	05:01	43	4
DQA1	binned	75	10
DQB1	02:01	27	3
DQB1	03:01	53	4
DQB1	05:01	40	5
DQB1	06:02	84	11
DQB1	binned	96	13
DPB1	01:01	100	15
DPB1	02:01	55	5
DPB1	04:01	27	6
DPB1	06:02	36	6
DPB1	binned	82	4
