## Supplemental File 1 for "Minimal observed impact of HLA genotype on hospitalization and severity of SARS-CoV-2 infection": AA_chisq.txt

Locus	Position	X.square	df	p.value	sig
A	Position.9	2.3383	3	0.50523	NS
A	Position.12	0.5875	1	0.44337	NS
A	Position.17	0.4725	1	0.49182	NS
A	Position.43	0	1	1	NS
A	Position.44	0.5447	1	0.4605	NS
A	Position.62	3.8581	4	0.42555	NS
A	Position.63	2.5804	2	0.27522	NS
A	Position.65	0.7381	1	0.39028	NS
A	Position.66	0	1	1	NS
A	Position.67	0.5447	1	0.4605	NS
A	Position.70	5e-04	1	0.98266	NS
A	Position.73	0	1	1	NS
A	Position.76	0.6548	2	0.72079	NS
A	Position.77	0.1089	2	0.94699	NS
A	Position.79	0.6225	1	0.43013	NS
A	Position.80	0.6225	1	0.43013	NS
A	Position.81	0.6225	1	0.43013	NS
A	Position.82	0.6225	1	0.43013	NS
A	Position.83	0.6225	1	0.43013	NS
A	Position.90	0.4726	1	0.49179	NS
A	Position.95	0.9408	2	0.62475	NS
A	Position.97	2.1832	2	0.33568	NS
A	Position.105	0	1	1	NS
A	Position.107	0.4511	1	0.5018	NS
A	Position.109	0.8265	1	0.36328	NS
A	Position.114	1.6516	3	0.64774	NS
A	Position.116	0.6882	3	0.87599	NS
A	Position.128	0.0088	1	0.92534	NS
A	Position.143	0.2092	1	0.64742	NS
A	Position.145	2.1478	1	0.14277	NS
A	Position.146	0.2092	1	0.64742	NS
A	Position.150	3.9264	1	0.047533	*
A	Position.151	0.5447	1	0.4605	NS
A	Position.152	0.0992	1	0.75275	NS
A	Position.153	1.5257	4	0.82208	NS
A	Position.171	3.31	3	0.34625	NS
A	Position.173	0.5447	1	0.4605	NS
A	Position.176	0.4427	1	0.50581	NS
A	Position.181	1.0668	1	0.30166	NS
A	Position.182	1.0668	1	0.30166	NS
A	Position.186	0.4393	1	0.50746	NS
B	Position.9	0.476	2	0.78821	NS
B	Position.11	0.0474	1	0.82768	NS
B	Position.12	0.3193	1	0.572	NS
B	Position.24	0.4592	2	0.79486	NS
B	Position.35	0.0013	1	0.97153	NS
B	Position.37	0.5691	1	0.45063	NS
B	Position.46	0.0087	1	0.92553	NS
B	Position.50	1.0275	4	0.90559	NS
B	Position.51	0.0034	1	0.9537	NS
B	Position.67	0	1	1	NS
B	Position.68	0.1168	1	0.73255	NS
B	Position.70	0	1	1	NS
B	Position.72	0.2976	4	0.98997	NS
B	Position.75	2.019	3	0.56847	NS
B	Position.76	0.1474	1	0.701	NS
B	Position.86	0.1675	1	0.68234	NS
B	Position.92	3.2114	2	0.20075	NS
B	Position.93	1.3875	1	0.23882	NS
B	Position.94	3.0185	1	0.082319	NS
B	Position.95	3.0185	1	0.082319	NS
B	Position.107	0	1	1	NS
B	Position.108	0.0067	2	0.99665	NS
B	Position.110	4.6853	5	0.45547	NS
B	Position.112	1.7194	2	0.42329	NS
B	Position.122	0	1	1	NS
B	Position.126	0.4388	1	0.50772	NS
B	Position.127	3.2244	2	0.19944	NS
B	Position.129	3.9972	4	0.40638	NS
B	Position.144	0.2116	1	0.64549	NS
B	Position.156	0.0975	1	0.75489	NS
B	Position.158	0.0699	1	0.79149	NS
B	Position.160	0.0975	1	0.75489	NS
B	Position.165	0.0667	1	0.79615	NS
B	Position.169	0.2664	3	0.96622	NS
B	Position.171	0.5408	1	0.46212	NS
B	Position.176	0.1048	2	0.94897	NS
B	Position.180	0.6903	1	0.40605	NS
B	Position.184	0.0206	1	0.88579	NS
B	Position.190	0.0143	1	0.90486	NS
B	Position.191	0.0011	1	0.97323	NS
B	Position.193	0.0143	1	0.90486	NS
C	Position.6	1.3903	1	0.23835	NS
C	Position.9	4.7763	3	0.18893	NS
C	Position.11	0.8325	1	0.36154	NS
C	Position.14	1.1636	1	0.28071	NS
C	Position.16	0.0955	1	0.75727	NS
C	Position.21	0.0126	1	0.91057	NS
C	Position.24	0.1345	1	0.71376	NS
C	Position.35	0.0474	1	0.82766	NS
C	Position.49	1.1636	1	0.28071	NS
C	Position.71	0.0265	1	0.87058	NS
C	Position.78	0.7753	1	0.37859	NS
C	Position.82	0.2518	1	0.61582	NS
C	Position.85	0.2518	1	0.61582	NS
C	Position.95	0.6428	1	0.42269	NS
C	Position.96	0.9168	1	0.33832	NS
C	Position.99	0.1293	1	0.71911	NS
C	Position.100	0.5288	2	0.76768	NS
C	Position.102	1.3746	1	0.24102	NS
C	Position.104	4.8002	3	0.18703	NS
C	Position.108	0.0531	1	0.81767	NS
C	Position.118	0.033	1	0.85591	NS
C	Position.119	1.8763	1	0.17075	NS
C	Position.121	2.597	3	0.45801	NS
C	Position.143	0	1	1	NS
C	Position.148	1.5325	1	0.21574	NS
C	Position.159	0.0283	1	0.86648	NS
C	Position.164	4.2706	2	0.11821	NS
C	Position.168	8.0134	4	0.091087	NS
C	Position.175	0.2168	2	0.89728	NS
C	Position.182	1.5325	1	0.21574	NS
C	Position.185	0.0531	1	0.81767	NS
C	Position.201	0.0028	1	0.95787	NS
DRB1	Position.9	0.5006	2	0.77856	NS
DRB1	Position.10	0.8521	2	0.65308	NS
DRB1	Position.11	4.6451	5	0.46071	NS
DRB1	Position.12	0.5385	1	0.46305	NS
DRB1	Position.13	4.129	5	0.53099	NS
DRB1	Position.14	0.8797	1	0.34829	NS
DRB1	Position.25	0.8797	1	0.34829	NS
DRB1	Position.27	0.2066	2	0.90188	NS
DRB1	Position.29	0.4508	2	0.79819	NS
DRB1	Position.31	4.0785	5	0.53818	NS
DRB1	Position.32	0.9408	2	0.62475	NS
DRB1	Position.33	0.076	1	0.78284	NS
DRB1	Position.34	2.0244	1	0.15479	NS
DRB1	Position.38	7.2107	4	0.12516	NS
DRB1	Position.39	4.1369	2	0.12638	NS
DRB1	Position.48	0.0179	1	0.89367	NS
DRB1	Position.58	7.0106	3	0.07156	NS
DRB1	Position.59	0.1174	1	0.73191	NS
DRB1	Position.61	6.9414	2	0.031095	*
DRB1	Position.68	0.7414	2	0.69024	NS
DRB1	Position.71	1.4623	2	0.48136	NS
DRB1	Position.72	0.435	3	0.93293	NS
DRB1	Position.74	1.1346	1	0.28679	NS
DRB1	Position.75	5.6857	4	0.22388	NS
DRB1	Position.78	0.1372	1	0.71108	NS
DRB1	Position.79	1.2421	1	0.26507	NS
DRB1	Position.86	0.506	1	0.47689	NS
DRB1	Position.87	0	1	1	NS
DQA1	Position.11	2.2072	1	0.13737	NS
DQA1	Position.18	2.2072	1	0.13737	NS
DQA1	Position.25	0.4695	1	0.4932	NS
DQA1	Position.26	2.7878	1	0.094985	NS
DQA1	Position.34	2.7414	1	0.097781	NS
DQA1	Position.40	0.2129	1	0.64449	NS
DQA1	Position.41	0	1	1	NS
DQA1	Position.45	2.2072	1	0.13737	NS
DQA1	Position.47	4.8057	3	0.18659	NS
DQA1	Position.48	2.2072	1	0.13737	NS
DQA1	Position.50	4.6782	2	0.096413	NS
DQA1	Position.51	0.2129	1	0.64449	NS
DQA1	Position.52	2.5717	2	0.27641	NS
DQA1	Position.53	4.6782	2	0.096413	NS
DQA1	Position.54	0.7181	1	0.39676	NS
DQA1	Position.55	2.2072	1	0.13737	NS
DQA1	Position.56	3.905	2	0.14192	NS
DQA1	Position.61	2.2072	1	0.13737	NS
DQA1	Position.64	2.2072	1	0.13737	NS
DQA1	Position.66	2.2072	1	0.13737	NS
DQA1	Position.69	3.3841	2	0.18414	NS
DQA1	Position.75	0.0174	1	0.89515	NS
DQA1	Position.76	3.905	2	0.14192	NS
DQA1	Position.80	2.2072	1	0.13737	NS
DQB1	Position.9	2.0175	2	0.36468	NS
DQB1	Position.13	0.0051	1	0.94302	NS
DQB1	Position.14	0.4557	1	0.49962	NS
DQB1	Position.26	0.68	2	0.71176	NS
DQB1	Position.28	0.9178	1	0.33806	NS
DQB1	Position.30	2.0195	2	0.36431	NS
DQB1	Position.37	2.4413	2	0.29503	NS
DQB1	Position.38	0.2348	1	0.62795	NS
DQB1	Position.45	0.0049	1	0.94445	NS
DQB1	Position.46	0.9178	1	0.33806	NS
DQB1	Position.47	0.9178	1	0.33806	NS
DQB1	Position.52	0.9178	1	0.33806	NS
DQB1	Position.53	1.6698	1	0.19629	NS
DQB1	Position.55	2.2401	2	0.32626	NS
DQB1	Position.56	0.0305	1	0.86129	NS
DQB1	Position.57	5.1278	3	0.16267	NS
DQB1	Position.66	1.087	1	0.29714	NS
DQB1	Position.67	1.087	1	0.29714	NS
DQB1	Position.70	2.6112	2	0.27101	NS
DQB1	Position.71	1.4104	3	0.70311	NS
DQB1	Position.74	1.3718	2	0.50364	NS
DQB1	Position.75	0.0202	1	0.88686	NS
DQB1	Position.77	0.0716	1	0.78898	NS
DQB1	Position.84	1.6698	1	0.19629	NS
DQB1	Position.85	1.6698	1	0.19629	NS
DQB1	Position.86	1.8158	2	0.40337	NS
DQB1	Position.87	1.7995	2	0.40667	NS
DQB1	Position.89	1.6698	1	0.19629	NS
DQB1	Position.90	1.6698	1	0.19629	NS
DPB1	Position.8	0.3311	1	0.56504	NS
DPB1	Position.9	0.6108	2	0.73684	NS
DPB1	Position.11	1.0162	1	0.31341	NS
DPB1	Position.40	0.8187	1	0.36555	NS
DPB1	Position.42	6.2134	2	0.044748	*
DPB1	Position.43	0.3796	1	0.53784	NS
DPB1	Position.62	3.14	2	0.20805	NS
DPB1	Position.63	1.269	1	0.25995	NS
DPB1	Position.64	1.3642	1	0.24281	NS
DPB1	Position.72	0.2893	1	0.59069	NS
DPB1	Position.76	1.123	2	0.57037	NS
DPB1	Position.83	3.5222	2	0.17185	NS
DPB1	Position.91	3.5746	2	0.16741	NS
DPB1	Position.92	0.1821	1	0.66957	NS
DPB1	Position.93	0.1821	1	0.66957	NS
DPB1	Position.94	0.1821	1	0.66957	NS
