## Supplemental File 1 for "Minimal observed impact of HLA genotype on hospitalization and severity of SARS-CoV-2 infection": AA_freqs.txt

Locus	Position	Residue	Group.0	Group.1
A	Position.9	F	0.01279	0.01433
A	Position.9	S	0.00365	0.00413
A	Position.9	T	0.00205	0.00219
A	Position.9	Y	0.00406	0.00373
A	Position.12	M	0.00034	5e-04
A	Position.12	V	0.02221	0.02389
A	Position.17	R	0.02174	0.02369
A	Position.17	S	8e-04	7e-04
A	Position.43	Q	0.02225	0.02409
A	Position.43	R	3e-04	3e-04
A	Position.44	K	0.00306	0.00363
A	Position.44	R	0.01948	0.02076
A	Position.62	E	0.00287	0.00343
A	Position.62	G	0.00642	0.00662
A	Position.62	L	0.00098	0.00105
A	Position.62	Q	0.00927	0.01065
A	Position.62	R	0.00301	0.00264
A	Position.63	E	0.01855	0.02071
A	Position.63	N	0.00301	0.00264
A	Position.63	Q	0.00098	0.00105
A	Position.65	G	0.00285	0.00343
A	Position.65	R	0.0197	0.02095
A	Position.66	K	0.00927	0.01005
A	Position.66	N	0.01327	0.01433
A	Position.67	M	0.00306	0.00363
A	Position.67	V	0.01948	0.02076
A	Position.70	H	0.01572	0.01697
A	Position.70	Q	0.00682	0.00742
A	Position.73	I	0.00107	0.00114
A	Position.73	T	0.02147	0.02324
A	Position.76	A	0.0049	0.00513
A	Position.76	E	0.00427	0.00498
A	Position.76	V	0.01338	0.01429
A	Position.77	D	0.01338	0.01429
A	Position.77	N	0.00808	0.00891
A	Position.77	S	0.00109	0.00119
A	Position.79	G	0.01861	0.01976
A	Position.79	R	0.00394	0.00463
A	Position.80	I	0.00394	0.00463
A	Position.80	T	0.01861	0.01976
A	Position.81	A	0.00394	0.00463
A	Position.81	L	0.01861	0.01976
A	Position.82	L	0.00394	0.00463
A	Position.82	R	0.01861	0.01976
A	Position.83	G	0.01861	0.01976
A	Position.83	R	0.00394	0.00463
A	Position.90	A	0.01687	0.01862
A	Position.90	D	0.00568	0.00577
A	Position.95	I	0.01323	0.01433
A	Position.95	L	0.00314	0.00373
A	Position.95	V	0.00617	0.00632
A	Position.97	I	0.00797	0.00891
A	Position.97	M	0.00643	0.00747
A	Position.97	R	0.00814	0.00801
A	Position.105	P	0.00666	0.00722
A	Position.105	S	0.01589	0.01717
A	Position.107	G	0.01608	0.01777
A	Position.107	W	0.00647	0.00662
A	Position.109	F	0.02182	0.02339
A	Position.109	L	0.00072	0.001
A	Position.114	E	8e-04	7e-04
A	Position.114	H	0.00965	0.01055
A	Position.114	Q	0.00313	0.00304
A	Position.114	R	0.00896	0.0101
A	Position.116	D	0.01204	0.01309
A	Position.116	H	8e-04	7e-04
A	Position.116	V	5e-05	5e-05
A	Position.116	Y	0.00965	0.01055
A	Position.128	K	0.01046	0.0114
A	Position.128	N	0.01208	0.01299
A	Position.143	I	0.01493	0.01643
A	Position.143	T	0.00761	0.00796
A	Position.145	K	0.01693	0.01906
A	Position.145	Q	0.00562	0.00533
A	Position.146	H	0.00761	0.00796
A	Position.146	R	0.01493	0.01643
A	Position.150	A	0.02114	0.02344
A	Position.150	T	0.0014	0.00095
A	Position.151	A	0.01948	0.02076
A	Position.151	V	0.00306	0.00363
A	Position.152	H	0.01834	0.02001
A	Position.152	R	0.0042	0.00438
A	Position.153	A	0.00426	0.00483
A	Position.153	E	0.00422	0.00428
A	Position.153	R	0.00032	0.00035
A	Position.153	V	0.01327	0.01458
A	Position.153	W	0.00047	0.00035
A	Position.171	L	0.01325	0.01409
A	Position.171	Q	0.0034	0.00413
A	Position.171	R	0.00306	0.00363
A	Position.171	W	0.00282	0.00254
A	Position.173	A	0.01948	0.02076
A	Position.173	V	0.00306	0.00363
A	Position.176	D	0.00282	0.00333
A	Position.176	E	0.01972	0.02105
A	Position.181	D	0.00589	0.00692
A	Position.181	E	0.01665	0.01747
A	Position.182	G	0.00589	0.00692
A	Position.182	W	0.01665	0.01747
A	Position.186	H	0.00029	2e-04
A	Position.186	Y	0.02226	0.02419
B	Position.9	D	0.00202	0.00199
B	Position.9	H	0.00451	0.00508
B	Position.9	Y	0.01601	0.01732
B	Position.11	A	0.01579	0.01722
B	Position.11	S	0.00676	0.00717
B	Position.12	M	0.01512	0.01603
B	Position.12	V	0.00742	0.00836
B	Position.24	A	0.00723	0.00796
B	Position.24	S	0.0085	0.00941
B	Position.24	T	0.00682	0.00702
B	Position.35	D	0.02152	0.02324
B	Position.35	G	0.00103	0.00114
B	Position.37	L	0.00632	0.00642
B	Position.37	Q	0.01622	0.01797
B	Position.46	A	0.01645	0.01787
B	Position.46	T	0.0061	0.00652
B	Position.50	E	0.00846	0.00896
B	Position.50	G	3e-05	0
B	Position.50	K	0.00561	0.00592
B	Position.50	M	0.00262	0.00289
B	Position.50	T	0.00582	0.00662
B	Position.51	A	0.00262	0.00289
B	Position.51	E	0.01992	0.0215
B	Position.67	G	0.00119	0.00129
B	Position.67	R	0.02136	0.0231
B	Position.68	E	0.01005	0.01065
B	Position.68	N	0.01249	0.01374
B	Position.70	Q	0.02124	0.023
B	Position.70	R	0.0013	0.00139
B	Position.72	C	0.00285	0.00289
B	Position.72	F	0.00591	0.00642
B	Position.72	M	0.0013	0.00139
B	Position.72	S	0.00904	0.0099
B	Position.72	Y	0.00343	0.00378
B	Position.75	K	0.00072	5e-04
B	Position.75	N	0.0171	0.01871
B	Position.75	Q	0.00342	0.00378
B	Position.75	S	0.0013	0.00139
B	Position.76	A	0.00544	0.00567
B	Position.76	T	0.0171	0.01871
B	Position.86	D	0.0075	0.00786
B	Position.86	Y	0.01505	0.01652
B	Position.92	I	0.00397	0.00388
B	Position.92	N	0.01399	0.01613
B	Position.92	T	0.00459	0.00438
B	Position.93	A	0.00751	0.00747
B	Position.93	L	0.01503	0.01692
B	Position.94	L	0.00855	0.00826
B	Position.94	R	0.01399	0.01613
B	Position.95	G	0.01399	0.01613
B	Position.95	R	0.00855	0.00826
B	Position.107	I	0.00673	0.00727
B	Position.107	T	0.01582	0.01712
B	Position.108	I	0.007	0.00762
B	Position.108	L	0.01195	0.01289
B	Position.108	W	0.00359	0.00388
B	Position.110	N	0.00071	5e-04
B	Position.110	R	0.01179	0.01254
B	Position.110	S	0.00555	0.00642
B	Position.110	T	0.00268	0.00264
B	Position.110	V	0.00078	0.00085
B	Position.110	W	0.00103	0.00144
B	Position.112	F	8e-05	0
B	Position.112	S	0.00033	4e-04
B	Position.112	Y	0.02214	0.02399
B	Position.122	F	0.00031	0.00035
B	Position.122	L	0.02223	0.02404
B	Position.126	H	0.01664	0.01837
B	Position.126	Y	0.0059	0.00602
B	Position.127	D	0.01169	0.01274
B	Position.127	H	0.00086	0.00055
B	Position.127	N	0.00999	0.0111
B	Position.129	D	0.00387	0.00338
B	Position.129	F	0.00259	0.00314
B	Position.129	L	0.00183	0.00214
B	Position.129	S	0.00556	0.00617
B	Position.129	Y	0.00869	0.00956
B	Position.144	R	0.00665	0.00747
B	Position.144	S	0.01589	0.01692
B	Position.156	S	0.00111	0.0011
B	Position.156	T	0.02143	0.02329
B	Position.158	L	0.00049	6e-04
B	Position.158	R	0.02206	0.02379
B	Position.160	L	0.00111	0.0011
B	Position.160	W	0.02143	0.02329
B	Position.165	E	0.00776	0.00856
B	Position.165	V	0.01478	0.01583
B	Position.169	D	0.00446	0.00498
B	Position.169	L	0.01397	0.01483
B	Position.169	R	0.00285	0.00319
B	Position.169	W	0.00126	0.00139
B	Position.171	A	0.02148	0.02344
B	Position.171	T	0.00106	0.00095
B	Position.176	E	0.00562	0.00602
B	Position.176	L	0.01095	0.01175
B	Position.176	T	0.00597	0.00662
B	Position.180	S	0.00323	0.00314
B	Position.180	W	0.01931	0.02125
B	Position.184	H	0.00344	0.00363
B	Position.184	Y	0.01911	0.02076
B	Position.190	D	0.00613	0.00672
B	Position.190	E	0.01641	0.01767
B	Position.191	K	0.00383	0.00418
B	Position.191	T	0.01872	0.02021
B	Position.193	E	0.00613	0.00672
B	Position.193	Q	0.01641	0.01767
C	Position.6	K	0.0011	0.00083
C	Position.6	R	0.02778	0.03042
C	Position.9	D	0.01091	0.01186
C	Position.9	F	0.0011	0.00083
C	Position.9	S	0.00394	0.00517
C	Position.9	Y	0.01294	0.01339
C	Position.11	A	0.02385	0.02525
C	Position.11	S	0.00504	0.00599
C	Position.14	R	0.02528	0.02678
C	Position.14	W	0.00361	0.00446
C	Position.16	G	0.02765	0.03004
C	Position.16	S	0.00124	0.00121
C	Position.21	H	0.00574	0.00631
C	Position.21	R	0.02314	0.02493
C	Position.24	A	0.01688	0.01856
C	Position.24	S	0.01201	0.01269
C	Position.35	Q	0.00353	0.00395
C	Position.35	R	0.02536	0.02729
C	Position.49	A	0.02528	0.02678
C	Position.49	E	0.00361	0.00446
C	Position.71	K	0.02405	0.02615
C	Position.71	N	0.00483	0.0051
C	Position.78	A	0.01665	0.01869
C	Position.78	T	0.01223	0.01256
C	Position.82	N	0.0109	0.01218
C	Position.82	S	0.01799	0.01907
C	Position.85	K	0.0109	0.01218
C	Position.85	N	0.01799	0.01907
C	Position.95	A	0.01437	0.01492
C	Position.95	D	0.01451	0.01633
C	Position.96	G	0.02754	0.02946
C	Position.96	R	0.00134	0.00179
C	Position.99	I	0.00451	0.0051
C	Position.99	T	0.02438	0.02615
C	Position.100	F	0.00037	0.00032
C	Position.100	I	0.00472	0.00542
C	Position.100	L	0.02379	0.02551
C	Position.102	R	0.0218	0.02436
C	Position.102	W	0.00708	0.00689
C	Position.104	C	0.0011	0.00083
C	Position.104	F	0.004	0.00523
C	Position.104	S	0.00388	0.0044
C	Position.104	Y	0.0199	0.02079
C	Position.108	L	0.02519	0.0271
C	Position.108	V	0.00369	0.00415
C	Position.118	H	0.00081	0.00096
C	Position.118	Y	0.02807	0.03029
C	Position.119	D	0.02136	0.02219
C	Position.119	N	0.00752	0.00906
C	Position.121	F	0.00801	0.00969
C	Position.121	L	0.00069	0.00064
C	Position.121	S	0.01549	0.0162
C	Position.121	Y	0.00469	0.00472
C	Position.143	K	0.00339	0.00363
C	Position.143	T	0.0255	0.02761
C	Position.148	S	0.00032	0.00057
C	Position.148	T	0.02856	0.03067
C	Position.159	L	0.00859	0.00944
C	Position.159	W	0.0203	0.02181
C	Position.164	A	0.00981	0.00963
C	Position.164	E	0.01893	0.0213
C	Position.164	T	0.00014	0.00032
C	Position.168	D	0.00037	0.00032
C	Position.168	L	0.01293	0.01454
C	Position.168	Q	0.0015	0.00077
C	Position.168	R	0.00843	0.00969
C	Position.168	W	0.00566	0.00593
C	Position.175	E	0.00155	0.00179
C	Position.175	L	0.00369	0.00415
C	Position.175	T	0.02364	0.02532
C	Position.182	G	0.00032	0.00057
C	Position.182	R	0.02856	0.03067
C	Position.185	E	0.02519	0.0271
C	Position.185	K	0.00369	0.00415
C	Position.201	E	0.02499	0.02698
C	Position.201	K	0.00389	0.00427
DRB1	Position.9	E	0.01993	0.02135
DRB1	Position.9	K	6e-04	0.00051
DRB1	Position.9	W	0.01248	0.01385
DRB1	Position.10	E	0.00028	0.00036
DRB1	Position.10	Q	0.01858	0.01939
DRB1	Position.10	Y	0.01415	0.01596
DRB1	Position.11	D	6e-04	0.00051
DRB1	Position.11	G	0.00444	0.00423
DRB1	Position.11	L	0.00316	0.00401
DRB1	Position.11	P	0.00489	0.00561
DRB1	Position.11	S	0.01415	0.01596
DRB1	Position.11	V	0.00578	0.00539
DRB1	Position.12	K	0.01886	0.01975
DRB1	Position.12	T	0.01415	0.01596
DRB1	Position.13	F	0.00403	0.00488
DRB1	Position.13	G	0.00198	0.00219
DRB1	Position.13	H	0.0055	0.00503
DRB1	Position.13	R	0.00489	0.00561
DRB1	Position.13	S	0.01218	0.01377
DRB1	Position.13	Y	0.00444	0.00423
DRB1	Position.14	E	0.02857	0.03148
DRB1	Position.14	K	0.00444	0.00423
DRB1	Position.25	Q	0.00444	0.00423
DRB1	Position.25	R	0.02857	0.03148
DRB1	Position.27	F	0.02472	0.02667
DRB1	Position.27	L	0.00404	0.00459
DRB1	Position.27	Y	0.00425	0.00445
DRB1	Position.29	D	0.02343	0.02565
DRB1	Position.29	E	0.00899	0.00955
DRB1	Position.29	H	6e-04	0.00051
DRB1	Position.31	C	0.00316	0.00401
DRB1	Position.31	G	6e-04	0.00051
DRB1	Position.31	H	0.00089	0.00066
DRB1	Position.31	L	0.00444	0.00423
DRB1	Position.31	R	0.00028	0.00036
DRB1	Position.31	Y	0.02365	0.02595
DRB1	Position.32	F	0.02898	0.03083
DRB1	Position.32	I	0.00375	0.00452
DRB1	Position.32	V	0.00028	0.00036
DRB1	Position.33	H	0.00932	0.00984
DRB1	Position.33	Y	0.02369	0.02587
DRB1	Position.34	H	0.0055	0.00503
DRB1	Position.34	N	0.02751	0.03068
DRB1	Position.38	F	0.00517	0.00466
DRB1	Position.38	L	0.00061	0.00022
DRB1	Position.38	N	0.0083	0.00933
DRB1	Position.38	S	0.00808	0.00962
DRB1	Position.38	Y	0.01085	0.01188
DRB1	Position.39	A	0.00028	0.00036
DRB1	Position.39	L	0.00061	0.00022
DRB1	Position.39	V	0.03213	0.03513
DRB1	Position.48	F	0.01549	0.01691
DRB1	Position.48	Y	0.01752	0.0188
DRB1	Position.58	A	0.00073	0.00036
DRB1	Position.58	D	0.02524	0.02872
DRB1	Position.58	S	0.00139	0.00168
DRB1	Position.58	V	0.00564	0.00496
DRB1	Position.59	A	0.02964	0.03185
DRB1	Position.59	E	0.00337	0.00386
DRB1	Position.61	H	0.00073	0.00036
DRB1	Position.61	S	0.00564	0.00496
DRB1	Position.61	Y	0.02663	0.03039
DRB1	Position.68	F	0.00543	0.00641
DRB1	Position.68	I	0.01399	0.01487
DRB1	Position.68	L	0.01358	0.01443
DRB1	Position.71	D	0.01474	0.01633
DRB1	Position.71	Q	0.01666	0.01807
DRB1	Position.71	R	0.00161	0.00131
DRB1	Position.72	A	0.00428	0.00474
DRB1	Position.72	E	0.00431	0.00488
DRB1	Position.72	K	0.00683	0.007
DRB1	Position.72	R	0.0176	0.01909
DRB1	Position.74	A	0.02471	0.02755
DRB1	Position.74	G	0.0083	0.00816
DRB1	Position.75	A	0.02088	0.02354
DRB1	Position.75	E	0.00248	0.00204
DRB1	Position.75	L	0.00135	0.00197
DRB1	Position.75	Q	0.00444	0.00423
DRB1	Position.75	R	0.00386	0.00394
DRB1	Position.78	N	0.00386	0.00394
DRB1	Position.78	T	0.02915	0.03178
DRB1	Position.79	V	0.00503	0.00474
DRB1	Position.79	Y	0.02798	0.03097
DRB1	Position.86	A	0.00111	0.00095
DRB1	Position.86	V	0.0319	0.03476
DRB1	Position.87	G	0.01876	0.02026
DRB1	Position.87	V	0.01425	0.01545
DQA1	Position.11	C	0.01468	0.01735
DQA1	Position.11	Y	0.02383	0.02432
DQA1	Position.18	F	0.01468	0.01735
DQA1	Position.18	S	0.02383	0.02432
DQA1	Position.25	F	0.00785	0.00791
DQA1	Position.25	Y	0.03066	0.03376
DQA1	Position.26	S	0.00719	0.00646
DQA1	Position.26	T	0.03132	0.0352
DQA1	Position.34	E	0.01709	0.01684
DQA1	Position.34	Q	0.02142	0.02483
DQA1	Position.40	E	0.02699	0.02874
DQA1	Position.40	G	0.01152	0.01292
DQA1	Position.41	K	0.00256	0.00281
DQA1	Position.41	R	0.03595	0.03886
DQA1	Position.45	A	0.01468	0.01735
DQA1	Position.45	V	0.02383	0.02432
DQA1	Position.47	C	0.01152	0.01292
DQA1	Position.47	K	0.00512	0.00493
DQA1	Position.47	Q	0.00719	0.00646
DQA1	Position.47	R	0.01468	0.01735
DQA1	Position.48	L	0.02383	0.02432
DQA1	Position.48	W	0.01468	0.01735
DQA1	Position.50	E	0.01468	0.01735
DQA1	Position.50	L	0.01231	0.01139
DQA1	Position.50	V	0.01152	0.01292
DQA1	Position.51	F	0.02699	0.02874
DQA1	Position.51	L	0.01152	0.01292
DQA1	Position.52	H	0.00512	0.00493
DQA1	Position.52	R	0.01871	0.01939
DQA1	Position.52	S	0.01468	0.01735
DQA1	Position.53	K	0.01468	0.01735
DQA1	Position.53	Q	0.01152	0.01292
DQA1	Position.53	R	0.01231	0.01139
DQA1	Position.54	F	0.03339	0.03673
DQA1	Position.54	L	0.00512	0.00493
DQA1	Position.55	G	0.01468	0.01735
DQA1	Position.55	R	0.02383	0.02432
DQA1	Position.56	G	0.01468	0.01735
DQA1	Position.56	InDel	0.01664	0.01786
DQA1	Position.56	R	0.00719	0.00646
DQA1	Position.61	F	0.02383	0.02432
DQA1	Position.61	G	0.01468	0.01735
DQA1	Position.64	R	0.01468	0.01735
DQA1	Position.64	T	0.02383	0.02432
DQA1	Position.66	I	0.02383	0.02432
DQA1	Position.66	M	0.01468	0.01735
DQA1	Position.69	A	0.01468	0.01735
DQA1	Position.69	L	0.02206	0.02211
DQA1	Position.69	T	0.00176	0.00221
DQA1	Position.75	I	0.02875	0.03095
DQA1	Position.75	S	0.00976	0.01071
DQA1	Position.76	L	0.01664	0.01786
DQA1	Position.76	M	0.01468	0.01735
DQA1	Position.76	V	0.00719	0.00646
DQA1	Position.80	S	0.02383	0.02432
DQA1	Position.80	Y	0.01468	0.01735
DQB1	Position.9	F	0.00529	0.00626
DQB1	Position.9	L	0.00029	0.00014
DQB1	Position.9	Y	0.0263	0.02808
DQB1	Position.13	A	0.0071	0.0076
DQB1	Position.13	G	0.02477	0.02688
DQB1	Position.14	L	0.00468	0.00549
DQB1	Position.14	M	0.02719	0.02899
DQB1	Position.26	G	0.00602	0.00704
DQB1	Position.26	L	0.01874	0.01984
DQB1	Position.26	Y	0.0071	0.0076
DQB1	Position.28	S	0.0068	0.00668
DQB1	Position.28	T	0.02507	0.0278
DQB1	Position.30	H	0.00753	0.00901
DQB1	Position.30	S	0.0068	0.00668
DQB1	Position.30	Y	0.01754	0.01879
DQB1	Position.37	D	0.00029	0.00014
DQB1	Position.37	I	0.0068	0.00668
DQB1	Position.37	Y	0.02478	0.02765
DQB1	Position.38	A	0.0201	0.02217
DQB1	Position.38	V	0.01177	0.01231
DQB1	Position.45	E	0.00682	0.00746
DQB1	Position.45	G	0.02505	0.02702
DQB1	Position.46	E	0.0068	0.00668
DQB1	Position.46	V	0.02507	0.0278
DQB1	Position.47	F	0.0068	0.00668
DQB1	Position.47	Y	0.02507	0.0278
DQB1	Position.52	L	0.0068	0.00668
DQB1	Position.52	P	0.02507	0.0278
DQB1	Position.53	L	0.01977	0.02034
DQB1	Position.53	Q	0.0121	0.01414
DQB1	Position.55	L	0.0068	0.00668
DQB1	Position.55	P	0.01163	0.0121
DQB1	Position.55	R	0.01344	0.01569
DQB1	Position.56	L	0.00134	0.00155
DQB1	Position.56	P	0.03053	0.03293
DQB1	Position.57	A	0.01038	0.01006
DQB1	Position.57	D	0.01626	0.01787
DQB1	Position.57	S	0.00052	0.00091
DQB1	Position.57	V	0.00471	0.00563
DQB1	Position.66	D	0.00846	0.00837
DQB1	Position.66	E	0.02341	0.02611
DQB1	Position.67	I	0.00846	0.00837
DQB1	Position.67	V	0.02341	0.02611
DQB1	Position.70	E	0.00138	0.00155
DQB1	Position.70	G	0.01048	0.01253
DQB1	Position.70	R	0.02002	0.02041
DQB1	Position.71	A	0.00465	0.00549
DQB1	Position.71	D	0.00138	0.00155
DQB1	Position.71	K	0.0068	0.00668
DQB1	Position.71	T	0.01905	0.02076
DQB1	Position.74	A	0.0068	0.00668
DQB1	Position.74	E	0.01905	0.02076
DQB1	Position.74	S	0.00602	0.00704
DQB1	Position.75	L	0.01905	0.02076
DQB1	Position.75	V	0.01282	0.01372
DQB1	Position.77	R	0.01148	0.01217
DQB1	Position.77	T	0.02039	0.02231
DQB1	Position.84	E	0.0121	0.01414
DQB1	Position.84	Q	0.01977	0.02034
DQB1	Position.85	L	0.01977	0.02034
DQB1	Position.85	V	0.0121	0.01414
DQB1	Position.86	A	0.0108	0.01267
DQB1	Position.86	E	0.01977	0.02034
DQB1	Position.86	G	0.0013	0.00148
DQB1	Position.87	F	0.00612	0.00718
DQB1	Position.87	L	0.01977	0.02034
DQB1	Position.87	Y	0.00598	0.00697
DQB1	Position.89	G	0.0121	0.01414
DQB1	Position.89	T	0.01977	0.02034
DQB1	Position.90	I	0.0121	0.01414
DQB1	Position.90	T	0.01977	0.02034
DPB1	Position.8	L	0.04064	0.04308
DPB1	Position.8	V	0.01717	0.01941
DPB1	Position.9	F	0.04064	0.04308
DPB1	Position.9	H	0.00347	0.00362
DPB1	Position.9	Y	0.01369	0.01578
DPB1	Position.11	G	0.04561	0.05059
DPB1	Position.11	L	0.0122	0.0119
DPB1	Position.40	E	0.05645	0.06055
DPB1	Position.40	Q	0.00135	0.00194
DPB1	Position.42	F	0.04954	0.05098
DPB1	Position.42	L	0.00141	0.00181
DPB1	Position.42	Y	0.00686	0.0097
DPB1	Position.43	A	0.02985	0.03325
DPB1	Position.43	V	0.02795	0.02924
DPB1	Position.62	A	0.02986	0.03325
DPB1	Position.62	D	0.02625	0.02665
DPB1	Position.62	E	0.00169	0.00259
DPB1	Position.63	A	0.03155	0.03584
DPB1	Position.63	E	0.02625	0.02665
DPB1	Position.64	D	0.009	0.00841
DPB1	Position.64	E	0.04881	0.05408
DPB1	Position.72	I	0.04895	0.05357
DPB1	Position.72	L	0.00885	0.00893
DPB1	Position.76	E	0.01257	0.01346
DPB1	Position.76	K	0.04388	0.0471
DPB1	Position.76	R	0.00135	0.00194
DPB1	Position.83	I	0.0014	0.00233
DPB1	Position.83	M	0.0431	0.04516
DPB1	Position.83	V	0.01331	0.01501
DPB1	Position.91	D	0.01854	0.0207
DPB1	Position.91	G	0.0386	0.0405
DPB1	Position.91	V	0.00066	0.00129
DPB1	Position.92	E	0.01854	0.0207
DPB1	Position.92	G	0.03926	0.04179
DPB1	Position.93	A	0.01854	0.0207
DPB1	Position.93	P	0.03926	0.04179
DPB1	Position.94	M	0.03926	0.04179
DPB1	Position.94	V	0.01854	0.0207
