## Supplemental File 1 for "Minimal observed impact of HLA genotype on hospitalization and severity of SARS-CoV-2 infection": AA_OR.txt

Locus	Position	Residue	OR	CI.lower	CI.upper	p.value	sig
A	Position.9	F	1.09	0.9	1.32	0.37765	NS
A	Position.9	S	1.06	0.82	1.35	0.6646	NS
A	Position.9	T	0.99	0.7	1.36	0.93074	NS
A	Position.9	Y	0.82	0.63	1.07	0.13482	NS
A	Position.12	M	1.38	0.64	2.68	0.3381	NS
A	Position.12	V	0.73	0.37	1.57	0.3381	NS
A	Position.17	R	1.26	0.72	2.36	0.41501	NS
A	Position.17	S	0.8	0.42	1.38	0.41501	NS
A	Position.43	Q	1.08	0.47	3.05	0.85675	NS
A	Position.43	R	0.93	0.33	2.12	0.85675	NS
A	Position.44	K	1.11	0.85	1.45	0.42003	NS
A	Position.44	R	0.9	0.69	1.18	0.42003	NS
A	Position.62	E	1.12	0.85	1.47	0.38821	NS
A	Position.62	G	0.94	0.76	1.16	0.53356	NS
A	Position.62	L	0.98	0.59	1.55	0.93451	NS
A	Position.62	Q	1.11	0.92	1.34	0.26669	NS
A	Position.62	R	0.79	0.58	1.06	0.11141	NS
A	Position.63	E	1.21	0.93	1.58	0.14436	NS
A	Position.63	N	0.79	0.58	1.06	0.11141	NS
A	Position.63	Q	0.98	0.59	1.55	0.93451	NS
A	Position.65	G	1.13	0.86	1.48	0.35258	NS
A	Position.65	R	0.88	0.67	1.17	0.35258	NS
A	Position.66	K	1	0.83	1.22	0.96409	NS
A	Position.66	N	1	0.82	1.21	0.96409	NS
A	Position.67	M	1.11	0.85	1.45	0.42003	NS
A	Position.67	V	0.9	0.69	1.18	0.42003	NS
A	Position.70	H	0.99	0.81	1.22	0.9419	NS
A	Position.70	Q	1.01	0.82	1.24	0.9419	NS
A	Position.73	I	0.99	0.61	1.53	0.95587	NS
A	Position.73	T	1.01	0.65	1.64	0.95587	NS
A	Position.76	A	0.96	0.76	1.21	0.71689	NS
A	Position.76	E	1.1	0.86	1.38	0.42836	NS
A	Position.76	V	0.97	0.8	1.17	0.74212	NS
A	Position.77	D	0.97	0.8	1.17	0.74212	NS
A	Position.77	N	1.03	0.85	1.25	0.75799	NS
A	Position.77	S	1.01	0.63	1.56	0.94845	NS
A	Position.79	G	0.9	0.71	1.16	0.39493	NS
A	Position.79	R	1.11	0.87	1.41	0.39493	NS
A	Position.80	I	1.11	0.87	1.41	0.39493	NS
A	Position.80	T	0.9	0.71	1.16	0.39493	NS
A	Position.81	A	1.11	0.87	1.41	0.39493	NS
A	Position.81	L	0.9	0.71	1.16	0.39493	NS
A	Position.82	L	1.11	0.87	1.41	0.39493	NS
A	Position.82	R	0.9	0.71	1.16	0.39493	NS
A	Position.83	G	0.9	0.71	1.16	0.39493	NS
A	Position.83	R	1.11	0.87	1.41	0.39493	NS
A	Position.90	A	1.09	0.87	1.36	0.45829	NS
A	Position.90	D	0.92	0.74	1.15	0.45829	NS
A	Position.95	I	1	0.83	1.22	0.97247	NS
A	Position.95	L	1.12	0.85	1.45	0.40504	NS
A	Position.95	V	0.93	0.75	1.15	0.49143	NS
A	Position.97	I	1.05	0.86	1.28	0.59976	NS
A	Position.97	M	1.1	0.9	1.35	0.33083	NS
A	Position.97	R	0.87	0.71	1.06	0.14969	NS
A	Position.105	P	1	0.81	1.23	0.97765	NS
A	Position.105	S	1	0.81	1.23	0.97765	NS
A	Position.107	G	1.08	0.87	1.34	0.46926	NS
A	Position.107	W	0.93	0.75	1.14	0.46926	NS
A	Position.109	F	0.78	0.49	1.32	0.29782	NS
A	Position.109	L	1.28	0.76	2.06	0.29782	NS
A	Position.114	E	0.8	0.42	1.38	0.41501	NS
A	Position.114	H	1.02	0.84	1.23	0.83892	NS
A	Position.114	Q	0.88	0.66	1.17	0.37696	NS
A	Position.114	R	1.07	0.88	1.3	0.46993	NS
A	Position.116	D	1.01	0.84	1.22	0.91097	NS
A	Position.116	H	0.8	0.42	1.38	0.41501	NS
A	Position.116	V	0.87	0.02	5.75	0.89428	NS
A	Position.116	Y	1.02	0.84	1.23	0.83892	NS
A	Position.128	K	1.01	0.84	1.22	0.88801	NS
A	Position.128	N	0.99	0.82	1.19	0.88801	NS
A	Position.143	I	1.05	0.86	1.29	0.61211	NS
A	Position.143	T	0.95	0.78	1.16	0.61211	NS
A	Position.145	K	1.19	0.95	1.5	0.1285	NS
A	Position.145	Q	0.84	0.67	1.05	0.1285	NS
A	Position.146	H	0.95	0.78	1.16	0.61211	NS
A	Position.146	R	1.05	0.86	1.29	0.61211	NS
A	Position.150	A	1.64	1.02	2.78	0.037504	*
A	Position.150	T	0.61	0.36	0.98	0.037504	*
A	Position.151	A	0.9	0.69	1.18	0.42003	NS
A	Position.151	V	1.11	0.85	1.45	0.42003	NS
A	Position.152	H	1.05	0.82	1.35	0.70736	NS
A	Position.152	R	0.96	0.74	1.22	0.70736	NS
A	Position.153	A	1.06	0.83	1.34	0.6253	NS
A	Position.153	E	0.92	0.72	1.18	0.51971	NS
A	Position.153	R	1.01	0.39	2.18	0.98972	NS
A	Position.153	V	1.04	0.86	1.26	0.6918	NS
A	Position.153	W	0.68	0.27	1.46	0.32977	NS
A	Position.171	L	0.96	0.79	1.16	0.65277	NS
A	Position.171	Q	1.15	0.89	1.47	0.27179	NS
A	Position.171	R	1.11	0.85	1.45	0.42003	NS
A	Position.171	W	0.81	0.59	1.1	0.17113	NS
A	Position.173	A	0.9	0.69	1.18	0.42003	NS
A	Position.173	V	1.11	0.85	1.45	0.42003	NS
A	Position.176	D	1.11	0.83	1.45	0.46164	NS
A	Position.176	E	0.9	0.69	1.2	0.46164	NS
A	Position.181	D	1.12	0.91	1.38	0.27737	NS
A	Position.181	E	0.89	0.73	1.1	0.27737	NS
A	Position.182	G	1.12	0.91	1.38	0.27737	NS
A	Position.182	W	0.89	0.73	1.1	0.27737	NS
A	Position.186	H	0.64	0.17	1.72	0.38135	NS
A	Position.186	Y	1.56	0.58	5.91	0.38135	NS
B	Position.9	D	0.9	0.63	1.27	0.54998	NS
B	Position.9	H	1.05	0.83	1.32	0.66443	NS
B	Position.9	Y	1	0.81	1.23	0.99387	NS
B	Position.11	A	1.03	0.84	1.27	0.78794	NS
B	Position.11	S	0.97	0.79	1.19	0.78794	NS
B	Position.12	M	0.94	0.77	1.15	0.53852	NS
B	Position.12	V	1.06	0.87	1.3	0.53852	NS
B	Position.24	A	1.03	0.84	1.26	0.7858	NS
B	Position.24	S	1.04	0.85	1.26	0.70502	NS
B	Position.24	T	0.93	0.76	1.15	0.49868	NS
B	Position.35	D	0.97	0.62	1.57	0.88209	NS
B	Position.35	G	1.03	0.64	1.6	0.88209	NS
B	Position.37	L	0.92	0.74	1.13	0.41981	NS
B	Position.37	Q	1.09	0.88	1.35	0.41981	NS
B	Position.46	A	1.02	0.82	1.26	0.88362	NS
B	Position.46	T	0.98	0.79	1.22	0.88362	NS
B	Position.50	E	0.97	0.79	1.17	0.72821	NS
B	Position.50	G	0	0	8.48	0.44859	NS
B	Position.50	K	0.97	0.77	1.2	0.76864	NS
B	Position.50	M	1.02	0.75	1.36	0.89555	NS
B	Position.50	T	1.07	0.86	1.32	0.52575	NS
B	Position.51	A	1.02	0.75	1.36	0.89555	NS
B	Position.51	E	0.98	0.74	1.33	0.89555	NS
B	Position.67	G	1.01	0.64	1.52	0.9707	NS
B	Position.67	R	0.99	0.66	1.56	0.9707	NS
B	Position.68	E	0.96	0.8	1.17	0.69726	NS
B	Position.68	N	1.04	0.86	1.26	0.69726	NS
B	Position.70	Q	1.01	0.68	1.56	0.95999	NS
B	Position.70	R	0.99	0.64	1.48	0.95999	NS
B	Position.72	C	0.93	0.68	1.24	0.598	NS
B	Position.72	F	1.01	0.81	1.24	0.95918	NS
B	Position.72	M	0.99	0.64	1.48	0.95999	NS
B	Position.72	S	1.02	0.84	1.24	0.82979	NS
B	Position.72	Y	1.02	0.78	1.32	0.87019	NS
B	Position.75	K	0.63	0.3	1.2	0.15722	NS
B	Position.75	N	1.05	0.84	1.32	0.66072	NS
B	Position.75	Q	1.03	0.78	1.33	0.84669	NS
B	Position.75	S	0.99	0.64	1.48	0.95999	NS
B	Position.76	A	0.95	0.76	1.19	0.66072	NS
B	Position.76	T	1.05	0.84	1.32	0.66072	NS
B	Position.86	D	0.95	0.78	1.17	0.64611	NS
B	Position.86	Y	1.05	0.86	1.28	0.64611	NS
B	Position.92	I	0.89	0.68	1.14	0.3482	NS
B	Position.92	N	1.19	0.98	1.46	0.074118	NS
B	Position.92	T	0.86	0.67	1.09	0.20459	NS
B	Position.93	A	0.88	0.72	1.08	0.2195	NS
B	Position.93	L	1.13	0.92	1.39	0.2195	NS
B	Position.94	L	0.84	0.69	1.02	0.074118	NS
B	Position.94	R	1.19	0.98	1.46	0.074118	NS
B	Position.95	G	1.19	0.98	1.46	0.074118	NS
B	Position.95	R	0.84	0.69	1.02	0.074118	NS
B	Position.107	I	1	0.81	1.23	0.98632	NS
B	Position.107	T	1	0.82	1.23	0.98632	NS
B	Position.108	I	1.01	0.82	1.23	0.93733	NS
B	Position.108	L	0.99	0.82	1.2	0.94234	NS
B	Position.108	W	1	0.77	1.29	0.99937	NS
B	Position.110	N	0.64	0.3	1.22	0.17294	NS
B	Position.110	R	0.97	0.8	1.17	0.70799	NS
B	Position.110	S	1.09	0.88	1.35	0.39875	NS
B	Position.110	T	0.9	0.65	1.21	0.4725	NS
B	Position.110	V	1	0.57	1.65	0.99178	NS
B	Position.110	W	1.32	0.86	1.97	0.16631	NS
B	Position.112	F	0	0	2.47	0.19979	NS
B	Position.112	S	1.11	0.46	2.31	0.77677	NS
B	Position.112	Y	1.11	0.54	2.65	0.78098	NS
B	Position.122	F	1.04	0.4	2.26	0.91657	NS
B	Position.122	L	0.96	0.44	2.47	0.91657	NS
B	Position.126	H	1.08	0.87	1.35	0.47404	NS
B	Position.126	Y	0.93	0.74	1.15	0.47404	NS
B	Position.127	D	1.02	0.84	1.23	0.8685	NS
B	Position.127	H	0.58	0.28	1.06	0.074385	NS
B	Position.127	N	1.05	0.87	1.27	0.60852	NS
B	Position.129	D	0.78	0.59	1.02	0.061366	NS
B	Position.129	F	1.14	0.85	1.5	0.36284	NS
B	Position.129	L	1.09	0.77	1.51	0.61453	NS
B	Position.129	S	1.04	0.83	1.28	0.74567	NS
B	Position.129	Y	1.03	0.85	1.24	0.78578	NS
B	Position.144	R	1.05	0.86	1.29	0.60899	NS
B	Position.144	S	0.95	0.77	1.17	0.60899	NS
B	Position.156	S	0.91	0.56	1.42	0.67361	NS
B	Position.156	T	1.1	0.7	1.8	0.67361	NS
B	Position.158	L	1.14	0.57	2.08	0.67062	NS
B	Position.158	R	0.88	0.48	1.76	0.67062	NS
B	Position.160	L	0.91	0.56	1.42	0.67361	NS
B	Position.160	W	1.1	0.7	1.8	0.67361	NS
B	Position.165	E	1.03	0.84	1.25	0.75826	NS
B	Position.165	V	0.97	0.8	1.18	0.75826	NS
B	Position.169	D	1.04	0.82	1.31	0.73847	NS
B	Position.169	L	0.95	0.79	1.16	0.60703	NS
B	Position.169	R	1.04	0.78	1.37	0.78863	NS
B	Position.169	W	1.02	0.66	1.53	0.90492	NS
B	Position.171	A	1.23	0.76	2.09	0.39704	NS
B	Position.171	T	0.82	0.48	1.31	0.39704	NS
B	Position.176	E	0.99	0.79	1.23	0.9063	NS
B	Position.176	L	0.98	0.81	1.19	0.85404	NS
B	Position.176	T	1.03	0.83	1.28	0.74623	NS
B	Position.180	S	0.88	0.66	1.16	0.36911	NS
B	Position.180	W	1.13	0.86	1.52	0.36911	NS
B	Position.184	H	0.97	0.74	1.26	0.83442	NS
B	Position.184	Y	1.03	0.79	1.35	0.83442	NS
B	Position.190	D	1.02	0.82	1.26	0.86319	NS
B	Position.190	E	0.98	0.8	1.22	0.86319	NS
B	Position.191	K	1.01	0.78	1.3	0.92342	NS
B	Position.191	T	0.99	0.77	1.28	0.92342	NS
B	Position.193	E	1.02	0.82	1.26	0.86319	NS
B	Position.193	Q	0.98	0.8	1.22	0.86319	NS
C	Position.6	K	0.69	0.36	1.21	0.19251	NS
C	Position.6	R	1.45	0.83	2.8	0.19251	NS
C	Position.9	D	1.01	0.83	1.22	0.93005	NS
C	Position.9	F	0.69	0.36	1.21	0.19251	NS
C	Position.9	S	1.26	0.97	1.62	0.073795	NS
C	Position.9	Y	0.92	0.76	1.12	0.40574	NS
C	Position.11	A	0.89	0.7	1.14	0.32997	NS
C	Position.11	S	1.12	0.88	1.43	0.32997	NS
C	Position.14	R	0.86	0.66	1.13	0.25037	NS
C	Position.14	W	1.17	0.88	1.53	0.25037	NS
C	Position.16	G	1.11	0.69	1.89	0.67045	NS
C	Position.16	S	0.9	0.53	1.45	0.67045	NS
C	Position.21	H	1.02	0.8	1.29	0.8641	NS
C	Position.21	R	0.98	0.78	1.25	0.8641	NS
C	Position.24	A	1.04	0.86	1.26	0.67852	NS
C	Position.24	S	0.96	0.79	1.16	0.67852	NS
C	Position.35	Q	1.04	0.78	1.38	0.77228	NS
C	Position.35	R	0.96	0.73	1.29	0.77228	NS
C	Position.49	A	0.86	0.66	1.13	0.25037	NS
C	Position.49	E	1.17	0.88	1.53	0.25037	NS
C	Position.71	K	1.03	0.8	1.34	0.82126	NS
C	Position.71	N	0.97	0.75	1.25	0.82126	NS
C	Position.78	A	1.09	0.9	1.33	0.35337	NS
C	Position.78	T	0.91	0.75	1.11	0.35337	NS
C	Position.82	N	1.05	0.87	1.28	0.58216	NS
C	Position.82	S	0.95	0.78	1.15	0.58216	NS
C	Position.85	K	1.05	0.87	1.28	0.58216	NS
C	Position.85	N	0.95	0.78	1.15	0.58216	NS
C	Position.95	A	0.92	0.76	1.11	0.39602	NS
C	Position.95	D	1.08	0.9	1.31	0.39602	NS
C	Position.96	G	0.8	0.54	1.25	0.28544	NS
C	Position.96	R	1.24	0.8	1.86	0.28544	NS
C	Position.99	I	1.06	0.81	1.36	0.67135	NS
C	Position.99	T	0.95	0.74	1.23	0.67135	NS
C	Position.100	F	0.8	0.25	1.97	0.63162	NS
C	Position.100	I	1.07	0.83	1.37	0.5687	NS
C	Position.100	L	0.95	0.75	1.22	0.67898	NS
C	Position.102	R	1.15	0.92	1.45	0.21974	NS
C	Position.102	W	0.87	0.69	1.09	0.21974	NS
C	Position.104	C	0.69	0.36	1.21	0.19251	NS
C	Position.104	F	1.25	0.96	1.61	0.078898	NS
C	Position.104	S	1.06	0.8	1.38	0.6838	NS
C	Position.104	Y	0.9	0.74	1.1	0.27754	NS
C	Position.108	L	0.96	0.73	1.28	0.76357	NS
C	Position.108	V	1.04	0.78	1.37	0.76357	NS
C	Position.118	H	1.09	0.59	1.87	0.74646	NS
C	Position.118	Y	0.92	0.53	1.69	0.74646	NS
C	Position.119	D	0.86	0.7	1.07	0.15468	NS
C	Position.119	N	1.16	0.94	1.43	0.15468	NS
C	Position.121	F	1.17	0.95	1.43	0.12023	NS
C	Position.121	L	0.86	0.4	1.64	0.6391	NS
C	Position.121	S	0.93	0.77	1.12	0.44451	NS
C	Position.121	Y	0.92	0.7	1.19	0.50541	NS
C	Position.143	K	0.99	0.73	1.33	0.95264	NS
C	Position.143	T	1.01	0.75	1.37	0.95264	NS
C	Position.148	S	1.68	0.73	3.41	0.145	NS
C	Position.148	T	0.6	0.29	1.37	0.145	NS
C	Position.159	L	1.02	0.83	1.25	0.82625	NS
C	Position.159	W	0.98	0.8	1.2	0.82625	NS
C	Position.164	A	0.87	0.7	1.06	0.15662	NS
C	Position.164	E	1.13	0.92	1.38	0.24156	NS
C	Position.164	T	2.12	0.64	5.56	0.11501	NS
C	Position.168	D	0.8	0.25	1.97	0.63162	NS
C	Position.168	L	1.07	0.89	1.3	0.44592	NS
C	Position.168	Q	0.46	0.23	0.82	0.0071698	*
C	Position.168	R	1.09	0.89	1.34	0.39414	NS
C	Position.168	W	0.96	0.75	1.22	0.74646	NS
C	Position.175	E	1.07	0.69	1.6	0.74418	NS
C	Position.175	L	1.04	0.78	1.37	0.76357	NS
C	Position.175	T	0.95	0.75	1.21	0.65161	NS
C	Position.182	G	1.68	0.73	3.41	0.145	NS
C	Position.182	R	0.6	0.29	1.37	0.145	NS
C	Position.185	E	0.96	0.73	1.28	0.76357	NS
C	Position.185	K	1.04	0.78	1.37	0.76357	NS
C	Position.201	E	0.98	0.75	1.31	0.90322	NS
C	Position.201	K	1.02	0.77	1.33	0.90322	NS
DRB1	Position.9	E	0.98	0.81	1.18	0.79787	NS
DRB1	Position.9	K	0.79	0.31	1.69	0.54324	NS
DRB1	Position.9	W	1.04	0.86	1.26	0.67167	NS
DRB1	Position.10	E	1.22	0.38	3.07	0.66924	NS
DRB1	Position.10	Q	0.92	0.76	1.11	0.39059	NS
DRB1	Position.10	Y	1.08	0.89	1.3	0.43463	NS
DRB1	Position.11	D	0.79	0.31	1.69	0.54324	NS
DRB1	Position.11	G	0.86	0.64	1.15	0.31391	NS
DRB1	Position.11	L	1.2	0.87	1.61	0.23263	NS
DRB1	Position.11	P	1.07	0.82	1.39	0.58418	NS
DRB1	Position.11	S	1.08	0.89	1.3	0.43463	NS
DRB1	Position.11	V	0.84	0.64	1.09	0.17604	NS
DRB1	Position.12	K	0.93	0.77	1.12	0.43463	NS
DRB1	Position.12	T	1.08	0.89	1.3	0.43463	NS
DRB1	Position.13	F	1.14	0.86	1.5	0.34244	NS
DRB1	Position.13	G	1.02	0.67	1.51	0.9031	NS
DRB1	Position.13	H	0.82	0.62	1.07	0.13724	NS
DRB1	Position.13	R	1.07	0.82	1.39	0.58418	NS
DRB1	Position.13	S	1.07	0.88	1.3	0.45855	NS
DRB1	Position.13	Y	0.86	0.64	1.15	0.31391	NS
DRB1	Position.14	E	1.16	0.87	1.57	0.31391	NS
DRB1	Position.14	K	0.86	0.64	1.15	0.31391	NS
DRB1	Position.25	Q	0.86	0.64	1.15	0.31391	NS
DRB1	Position.25	R	1.16	0.87	1.57	0.31391	NS
DRB1	Position.27	F	0.99	0.8	1.23	0.9261	NS
DRB1	Position.27	L	1.06	0.79	1.4	0.6895	NS
DRB1	Position.27	Y	0.96	0.72	1.28	0.7858	NS
DRB1	Position.29	D	1.04	0.85	1.29	0.68424	NS
DRB1	Position.29	E	0.98	0.79	1.2	0.81492	NS
DRB1	Position.29	H	0.79	0.31	1.69	0.54324	NS
DRB1	Position.31	C	1.2	0.87	1.61	0.23263	NS
DRB1	Position.31	G	0.79	0.31	1.69	0.54324	NS
DRB1	Position.31	H	0.67	0.3	1.32	0.24717	NS
DRB1	Position.31	L	0.86	0.64	1.15	0.31391	NS
DRB1	Position.31	R	1.22	0.38	3.07	0.66924	NS
DRB1	Position.31	Y	1.05	0.85	1.3	0.63176	NS
DRB1	Position.32	F	0.88	0.67	1.17	0.34244	NS
DRB1	Position.32	I	1.13	0.84	1.5	0.39194	NS
DRB1	Position.32	V	1.22	0.38	3.07	0.66924	NS
DRB1	Position.33	H	0.97	0.78	1.19	0.74303	NS
DRB1	Position.33	Y	1.04	0.84	1.28	0.74303	NS
DRB1	Position.34	H	0.82	0.62	1.07	0.13724	NS
DRB1	Position.34	N	1.22	0.94	1.61	0.13724	NS
DRB1	Position.38	F	0.81	0.61	1.06	0.12489	NS
DRB1	Position.38	L	0.33	0.07	0.99	0.046186	*
DRB1	Position.38	N	1.05	0.85	1.3	0.63388	NS
DRB1	Position.38	S	1.14	0.92	1.41	0.22187	NS
DRB1	Position.38	Y	1.02	0.83	1.24	0.86013	NS
DRB1	Position.39	A	1.22	0.38	3.07	0.66924	NS
DRB1	Position.39	L	0.33	0.07	0.99	0.046186	*
DRB1	Position.39	V	1.66	0.81	3.93	0.16283	NS
DRB1	Position.48	F	1.02	0.84	1.23	0.85657	NS
DRB1	Position.48	Y	0.98	0.81	1.19	0.85657	NS
DRB1	Position.58	A	0.45	0.14	1.09	0.076235	NS
DRB1	Position.58	D	1.26	1	1.61	0.04728	*
DRB1	Position.58	S	1.12	0.69	1.74	0.61273	NS
DRB1	Position.58	V	0.78	0.59	1.02	0.067741	NS
DRB1	Position.59	A	0.94	0.69	1.29	0.67448	NS
DRB1	Position.59	E	1.07	0.78	1.44	0.67448	NS
DRB1	Position.61	H	0.45	0.14	1.09	0.076235	NS
DRB1	Position.61	S	0.78	0.59	1.02	0.067741	NS
DRB1	Position.61	Y	1.37	1.05	1.79	0.016541	*
DRB1	Position.68	F	1.11	0.86	1.42	0.38921	NS
DRB1	Position.68	I	0.97	0.8	1.17	0.74385	NS
DRB1	Position.68	L	0.97	0.8	1.17	0.74705	NS
DRB1	Position.71	D	1.04	0.86	1.26	0.65354	NS
DRB1	Position.71	Q	1.01	0.83	1.21	0.95112	NS
DRB1	Position.71	R	0.75	0.43	1.21	0.23394	NS
DRB1	Position.72	A	1.03	0.77	1.35	0.84665	NS
DRB1	Position.72	E	1.06	0.79	1.39	0.69102	NS
DRB1	Position.72	K	0.93	0.73	1.18	0.56494	NS
DRB1	Position.72	R	1.01	0.83	1.22	0.94615	NS
DRB1	Position.74	A	1.13	0.91	1.42	0.26294	NS
DRB1	Position.74	G	0.88	0.7	1.1	0.26294	NS
DRB1	Position.75	A	1.12	0.92	1.37	0.24021	NS
DRB1	Position.75	E	0.75	0.48	1.11	0.14401	NS
DRB1	Position.75	L	1.37	0.87	2.06	0.13397	NS
DRB1	Position.75	Q	0.86	0.64	1.15	0.31391	NS
DRB1	Position.75	R	0.94	0.68	1.26	0.65728	NS
DRB1	Position.78	N	0.94	0.68	1.26	0.65728	NS
DRB1	Position.78	T	1.07	0.79	1.46	0.65728	NS
DRB1	Position.79	V	0.85	0.64	1.12	0.23795	NS
DRB1	Position.79	Y	1.18	0.9	1.57	0.23795	NS
DRB1	Position.86	A	0.78	0.41	1.38	0.3994	NS
DRB1	Position.86	V	1.28	0.72	2.46	0.3994	NS
DRB1	Position.87	G	1	0.82	1.21	0.9641	NS
DRB1	Position.87	V	1	0.83	1.21	0.9641	NS
DQA1	Position.11	C	1.16	0.96	1.4	0.12504	NS
DQA1	Position.11	Y	0.86	0.71	1.05	0.12504	NS
DQA1	Position.18	F	1.16	0.96	1.4	0.12504	NS
DQA1	Position.18	S	0.86	0.71	1.05	0.12504	NS
DQA1	Position.25	F	0.91	0.72	1.16	0.45708	NS
DQA1	Position.25	Y	1.09	0.86	1.4	0.45708	NS
DQA1	Position.26	S	0.8	0.61	1.03	0.083582	NS
DQA1	Position.26	T	1.25	0.97	1.63	0.083582	NS
DQA1	Position.34	E	0.85	0.7	1.03	0.088563	NS
DQA1	Position.34	Q	1.18	0.97	1.43	0.088563	NS
DQA1	Position.40	E	0.95	0.78	1.17	0.60816	NS
DQA1	Position.40	G	1.05	0.86	1.29	0.60816	NS
DQA1	Position.41	K	1.02	0.68	1.47	0.9347	NS
DQA1	Position.41	R	0.98	0.68	1.47	0.9347	NS
DQA1	Position.45	A	1.16	0.96	1.4	0.12504	NS
DQA1	Position.45	V	0.86	0.71	1.05	0.12504	NS
DQA1	Position.47	C	1.05	0.86	1.29	0.60816	NS
DQA1	Position.47	K	0.88	0.65	1.17	0.35921	NS
DQA1	Position.47	Q	0.8	0.61	1.03	0.083582	NS
DQA1	Position.47	R	1.16	0.96	1.4	0.12504	NS
DQA1	Position.48	L	0.86	0.71	1.05	0.12504	NS
DQA1	Position.48	W	1.16	0.96	1.4	0.12504	NS
DQA1	Position.50	E	1.16	0.96	1.4	0.12504	NS
DQA1	Position.50	L	0.8	0.65	0.99	0.034868	*
DQA1	Position.50	V	1.05	0.86	1.29	0.60816	NS
DQA1	Position.51	F	0.95	0.78	1.17	0.60816	NS
DQA1	Position.51	L	1.05	0.86	1.29	0.60816	NS
DQA1	Position.52	H	0.88	0.65	1.17	0.35921	NS
DQA1	Position.52	R	0.92	0.76	1.11	0.38315	NS
DQA1	Position.52	S	1.16	0.96	1.4	0.12504	NS
DQA1	Position.53	K	1.16	0.96	1.4	0.12504	NS
DQA1	Position.53	Q	1.05	0.86	1.29	0.60816	NS
DQA1	Position.53	R	0.8	0.65	0.99	0.034868	*
DQA1	Position.54	F	1.14	0.86	1.54	0.35921	NS
DQA1	Position.54	L	0.88	0.65	1.17	0.35921	NS
DQA1	Position.55	G	1.16	0.96	1.4	0.12504	NS
DQA1	Position.55	R	0.86	0.71	1.05	0.12504	NS
DQA1	Position.56	G	1.16	0.96	1.4	0.12504	NS
DQA1	Position.56	InDel	0.99	0.81	1.19	0.87926	NS
DQA1	Position.56	R	0.8	0.61	1.03	0.083582	NS
DQA1	Position.61	F	0.86	0.71	1.05	0.12504	NS
DQA1	Position.61	G	1.16	0.96	1.4	0.12504	NS
DQA1	Position.64	R	1.16	0.96	1.4	0.12504	NS
DQA1	Position.64	T	0.86	0.71	1.05	0.12504	NS
DQA1	Position.66	I	0.86	0.71	1.05	0.12504	NS
DQA1	Position.66	M	1.16	0.96	1.4	0.12504	NS
DQA1	Position.69	A	1.16	0.96	1.4	0.12504	NS
DQA1	Position.69	L	0.84	0.7	1.02	0.069058	NS
DQA1	Position.69	T	1.17	0.74	1.77	0.46362	NS
DQA1	Position.75	I	0.98	0.79	1.22	0.85261	NS
DQA1	Position.75	S	1.02	0.82	1.26	0.85261	NS
DQA1	Position.76	L	0.99	0.81	1.19	0.87926	NS
DQA1	Position.76	M	1.16	0.96	1.4	0.12504	NS
DQA1	Position.76	V	0.8	0.61	1.03	0.083582	NS
DQA1	Position.80	S	0.86	0.71	1.05	0.12504	NS
DQA1	Position.80	Y	1.16	0.96	1.4	0.12504	NS
DQB1	Position.9	F	1.12	0.87	1.42	0.36903	NS
DQB1	Position.9	L	0.45	0.05	1.71	0.25559	NS
DQB1	Position.9	Y	0.93	0.73	1.19	0.54599	NS
DQB1	Position.13	A	0.99	0.78	1.23	0.89819	NS
DQB1	Position.13	G	1.01	0.81	1.28	0.89819	NS
DQB1	Position.14	L	1.1	0.84	1.42	0.45852	NS
DQB1	Position.14	M	0.91	0.7	1.19	0.45852	NS
DQB1	Position.26	G	1.1	0.87	1.39	0.41224	NS
DQB1	Position.26	L	0.95	0.78	1.15	0.58551	NS
DQB1	Position.26	Y	0.99	0.78	1.23	0.89819	NS
DQB1	Position.28	S	0.89	0.7	1.12	0.30986	NS
DQB1	Position.28	T	1.13	0.89	1.44	0.30986	NS
DQB1	Position.30	H	1.14	0.92	1.41	0.21282	NS
DQB1	Position.30	S	0.89	0.7	1.12	0.30986	NS
DQB1	Position.30	Y	0.98	0.81	1.18	0.81611	NS
DQB1	Position.37	D	0.45	0.05	1.71	0.25559	NS
DQB1	Position.37	I	0.89	0.7	1.12	0.30986	NS
DQB1	Position.37	Y	1.16	0.92	1.47	0.20952	NS
DQB1	Position.38	A	1.05	0.87	1.28	0.59381	NS
DQB1	Position.38	V	0.95	0.78	1.15	0.59381	NS
DQB1	Position.45	E	1.01	0.8	1.27	0.89898	NS
DQB1	Position.45	G	0.99	0.79	1.24	0.89898	NS
DQB1	Position.46	E	0.89	0.7	1.12	0.30986	NS
DQB1	Position.46	V	1.13	0.89	1.44	0.30986	NS
DQB1	Position.47	F	0.89	0.7	1.12	0.30986	NS
DQB1	Position.47	Y	1.13	0.89	1.44	0.30986	NS
DQB1	Position.52	L	0.89	0.7	1.12	0.30986	NS
DQB1	Position.52	P	1.13	0.89	1.44	0.30986	NS
DQB1	Position.53	L	0.88	0.73	1.07	0.18006	NS
DQB1	Position.53	Q	1.14	0.94	1.38	0.18006	NS
DQB1	Position.55	L	0.89	0.7	1.12	0.30986	NS
DQB1	Position.55	P	0.94	0.77	1.15	0.53974	NS
DQB1	Position.55	R	1.15	0.95	1.38	0.15084	NS
DQB1	Position.56	L	1.07	0.65	1.67	0.77075	NS
DQB1	Position.56	P	0.94	0.6	1.54	0.77075	NS
DQB1	Position.57	A	0.85	0.69	1.05	0.12277	NS
DQB1	Position.57	D	1.03	0.86	1.25	0.72808	NS
DQB1	Position.57	S	1.64	0.83	2.96	0.096463	NS
DQB1	Position.57	V	1.13	0.87	1.45	0.35076	NS
DQB1	Position.66	D	0.89	0.71	1.1	0.27313	NS
DQB1	Position.66	E	1.13	0.91	1.41	0.27313	NS
DQB1	Position.67	I	0.89	0.71	1.1	0.27313	NS
DQB1	Position.67	V	1.13	0.91	1.41	0.27313	NS
DQB1	Position.70	E	1.04	0.64	1.63	0.85444	NS
DQB1	Position.70	G	1.16	0.96	1.42	0.11878	NS
DQB1	Position.70	R	0.86	0.71	1.04	0.11092	NS
DQB1	Position.71	A	1.11	0.85	1.43	0.42165	NS
DQB1	Position.71	D	1.04	0.64	1.63	0.85444	NS
DQB1	Position.71	K	0.89	0.7	1.12	0.30986	NS
DQB1	Position.71	T	1.02	0.84	1.24	0.84916	NS
DQB1	Position.74	A	0.89	0.7	1.12	0.30986	NS
DQB1	Position.74	E	1.02	0.84	1.24	0.84916	NS
DQB1	Position.74	S	1.1	0.87	1.39	0.41224	NS
DQB1	Position.75	L	1.02	0.84	1.24	0.84916	NS
DQB1	Position.75	V	0.98	0.81	1.19	0.84916	NS
DQB1	Position.77	R	0.97	0.79	1.18	0.75155	NS
DQB1	Position.77	T	1.03	0.85	1.26	0.75155	NS
DQB1	Position.84	E	1.14	0.94	1.38	0.18006	NS
DQB1	Position.84	Q	0.88	0.73	1.07	0.18006	NS
DQB1	Position.85	L	0.88	0.73	1.07	0.18006	NS
DQB1	Position.85	V	1.14	0.94	1.38	0.18006	NS
DQB1	Position.86	A	1.13	0.93	1.38	0.19992	NS
DQB1	Position.86	E	0.88	0.73	1.07	0.18006	NS
DQB1	Position.86	G	1.05	0.63	1.67	0.8254	NS
DQB1	Position.87	F	1.11	0.87	1.39	0.38283	NS
DQB1	Position.87	L	0.88	0.73	1.07	0.18006	NS
DQB1	Position.87	Y	1.1	0.86	1.38	0.43302	NS
DQB1	Position.89	G	1.14	0.94	1.38	0.18006	NS
DQB1	Position.89	T	0.88	0.73	1.07	0.18006	NS
DQB1	Position.90	I	1.14	0.94	1.38	0.18006	NS
DQB1	Position.90	T	0.88	0.73	1.07	0.18006	NS
DPB1	Position.8	L	0.94	0.76	1.15	0.53059	NS
DPB1	Position.8	V	1.07	0.87	1.31	0.53059	NS
DPB1	Position.9	F	0.94	0.76	1.15	0.53059	NS
DPB1	Position.9	H	0.96	0.62	1.44	0.85167	NS
DPB1	Position.9	Y	1.09	0.87	1.35	0.43679	NS
DPB1	Position.11	G	1.14	0.9	1.45	0.28632	NS
DPB1	Position.11	L	0.88	0.69	1.12	0.28632	NS
DPB1	Position.40	E	0.75	0.43	1.38	0.28936	NS
DPB1	Position.40	Q	1.34	0.72	2.31	0.28936	NS
DPB1	Position.42	F	0.74	0.58	0.95	0.013605	*
DPB1	Position.42	L	1.19	0.63	2.09	0.53256	NS
DPB1	Position.42	Y	1.37	1.04	1.77	0.017687	*
DPB1	Position.43	A	1.06	0.88	1.29	0.50705	NS
DPB1	Position.43	V	0.94	0.78	1.14	0.50705	NS
DPB1	Position.62	A	1.06	0.88	1.29	0.51162	NS
DPB1	Position.62	D	0.89	0.74	1.08	0.24038	NS
DPB1	Position.62	E	1.43	0.85	2.31	0.13407	NS
DPB1	Position.63	A	1.12	0.92	1.36	0.24038	NS
DPB1	Position.63	E	0.89	0.74	1.08	0.24038	NS
DPB1	Position.64	D	0.84	0.63	1.11	0.21738	NS
DPB1	Position.64	E	1.19	0.9	1.58	0.21738	NS
DPB1	Position.72	I	1.08	0.83	1.43	0.54606	NS
DPB1	Position.72	L	0.92	0.7	1.2	0.54606	NS
DPB1	Position.76	E	0.99	0.78	1.24	0.91519	NS
DPB1	Position.76	K	0.97	0.78	1.21	0.78245	NS
DPB1	Position.76	R	1.34	0.72	2.31	0.28936	NS
DPB1	Position.83	I	1.56	0.89	2.58	0.078804	NS
DPB1	Position.83	M	0.89	0.72	1.1	0.26511	NS
DPB1	Position.83	V	1.06	0.84	1.32	0.61676	NS
DPB1	Position.91	D	1.05	0.86	1.28	0.63309	NS
DPB1	Position.91	G	0.92	0.75	1.12	0.37453	NS
DPB1	Position.91	V	1.83	0.83	3.6	0.073833	NS
DPB1	Position.92	E	1.05	0.86	1.28	0.63309	NS
DPB1	Position.92	G	0.95	0.78	1.17	0.63309	NS
DPB1	Position.93	A	1.05	0.86	1.28	0.63309	NS
DPB1	Position.93	P	0.95	0.78	1.17	0.63309	NS
DPB1	Position.94	M	0.95	0.78	1.17	0.63309	NS
DPB1	Position.94	V	1.05	0.86	1.28	0.63309	NS
