## Supplemental File 1 for "Minimal observed impact of HLA genotype on hospitalization and severity of SARS-CoV-2 infection": AA_table.txt

Locus	Position	Residue	Group.0	Group.1
A	Position.9	F	3392	288
A	Position.9	S	968	83
A	Position.9	T	544	44
A	Position.9	Y	1076	75
A	Position.12	M	89	10
A	Position.12	V	5891	480
A	Position.17	R	5767	476
A	Position.17	S	213	14
A	Position.43	Q	5901	484
A	Position.43	R	79	6
A	Position.44	K	813	73
A	Position.44	R	5167	417
A	Position.62	E	761	69
A	Position.62	G	1702	133
A	Position.62	L	261	21
A	Position.62	Q	2458	214
A	Position.62	R	798	53
A	Position.63	E	4921	416
A	Position.63	N	798	53
A	Position.63	Q	261	21
A	Position.65	G	755	69
A	Position.65	R	5225	421
A	Position.66	K	2459	202
A	Position.66	N	3521	288
A	Position.67	M	813	73
A	Position.67	V	5167	417
A	Position.70	H	4171	341
A	Position.70	Q	1809	149
A	Position.73	I	284	23
A	Position.73	T	5696	467
A	Position.76	A	1299	103
A	Position.76	E	1133	100
A	Position.76	V	3548	287
A	Position.77	D	3548	287
A	Position.77	N	2143	179
A	Position.77	S	289	24
A	Position.79	G	4936	397
A	Position.79	R	1044	93
A	Position.80	I	1044	93
A	Position.80	T	4936	397
A	Position.81	A	1044	93
A	Position.81	L	4936	397
A	Position.82	L	1044	93
A	Position.82	R	4936	397
A	Position.83	G	4936	397
A	Position.83	R	1044	93
A	Position.90	A	4474	374
A	Position.90	D	1506	116
A	Position.95	I	3510	288
A	Position.95	L	834	75
A	Position.95	V	1636	127
A	Position.97	I	2114	179
A	Position.97	M	1707	150
A	Position.97	R	2159	161
A	Position.105	P	1766	145
A	Position.105	S	4214	345
A	Position.107	G	4265	357
A	Position.107	W	1715	133
A	Position.109	F	5788	470
A	Position.109	L	192	20
A	Position.114	E	213	14
A	Position.114	H	2559	212
A	Position.114	Q	830	61
A	Position.114	R	2378	203
A	Position.116	D	3194	263
A	Position.116	H	213	14
A	Position.116	V	14	1
A	Position.116	Y	2559	212
A	Position.128	K	2775	229
A	Position.128	N	3205	261
A	Position.143	I	3960	330
A	Position.143	T	2020	160
A	Position.145	K	4490	383
A	Position.145	Q	1490	107
A	Position.146	H	2020	160
A	Position.146	R	3960	330
A	Position.150	A	5609	471
A	Position.150	T	371	19
A	Position.151	A	5167	417
A	Position.151	V	813	73
A	Position.152	H	4865	402
A	Position.152	R	1115	88
A	Position.153	A	1130	97
A	Position.153	E	1120	86
A	Position.153	R	85	7
A	Position.153	V	3521	293
A	Position.153	W	124	7
A	Position.171	L	3516	283
A	Position.171	Q	902	83
A	Position.171	R	813	73
A	Position.171	W	749	51
A	Position.173	A	5167	417
A	Position.173	V	813	73
A	Position.176	D	749	67
A	Position.176	E	5231	423
A	Position.181	D	1562	139
A	Position.181	E	4418	351
A	Position.182	G	1562	139
A	Position.182	W	4418	351
A	Position.186	H	76	4
A	Position.186	Y	5904	486
B	Position.9	D	536	40
B	Position.9	H	1196	102
B	Position.9	Y	4248	348
B	Position.11	A	4188	346
B	Position.11	S	1792	144
B	Position.12	M	4011	322
B	Position.12	V	1969	168
B	Position.24	A	1917	160
B	Position.24	S	2255	189
B	Position.24	T	1808	141
B	Position.35	D	5708	467
B	Position.35	G	272	23
B	Position.37	L	1676	129
B	Position.37	Q	4304	361
B	Position.46	A	4363	359
B	Position.46	T	1617	131
B	Position.50	E	2244	180
B	Position.50	G	7	0
B	Position.50	K	1488	119
B	Position.50	M	696	58
B	Position.50	T	1545	133
B	Position.51	A	696	58
B	Position.51	E	5284	432
B	Position.67	G	315	26
B	Position.67	R	5665	464
B	Position.68	E	2666	214
B	Position.68	N	3314	276
B	Position.70	Q	5635	462
B	Position.70	R	345	28
B	Position.72	C	757	58
B	Position.72	F	1568	129
B	Position.72	M	345	28
B	Position.72	S	2399	199
B	Position.72	Y	911	76
B	Position.75	K	191	10
B	Position.75	N	4536	376
B	Position.75	Q	908	76
B	Position.75	S	345	28
B	Position.76	A	1444	114
B	Position.76	T	4536	376
B	Position.86	D	1989	158
B	Position.86	Y	3991	332
B	Position.92	I	1052	78
B	Position.92	N	3711	324
B	Position.92	T	1217	88
B	Position.93	A	1993	150
B	Position.93	L	3987	340
B	Position.94	L	2269	166
B	Position.94	R	3711	324
B	Position.95	G	3711	324
B	Position.95	R	2269	166
B	Position.107	I	1784	146
B	Position.107	T	4196	344
B	Position.108	I	1857	153
B	Position.108	L	3171	259
B	Position.108	W	952	78
B	Position.110	N	188	10
B	Position.110	R	3128	252
B	Position.110	S	1472	129
B	Position.110	T	712	53
B	Position.110	V	208	17
B	Position.110	W	272	29
B	Position.112	F	20	0
B	Position.112	S	88	8
B	Position.112	Y	5872	482
B	Position.122	F	82	7
B	Position.122	L	5898	483
B	Position.126	H	4415	369
B	Position.126	Y	1565	121
B	Position.127	D	3101	256
B	Position.127	H	229	11
B	Position.127	N	2650	223
B	Position.129	D	1027	68
B	Position.129	F	687	63
B	Position.129	L	486	43
B	Position.129	S	1474	124
B	Position.129	Y	2306	192
B	Position.144	R	1765	150
B	Position.144	S	4215	340
B	Position.156	S	294	22
B	Position.156	T	5686	468
B	Position.158	L	129	12
B	Position.158	R	5851	478
B	Position.160	L	294	22
B	Position.160	W	5686	468
B	Position.165	E	2058	172
B	Position.165	V	3922	318
B	Position.169	D	1183	100
B	Position.169	L	3707	298
B	Position.169	R	756	64
B	Position.169	W	334	28
B	Position.171	A	5698	471
B	Position.171	T	282	19
B	Position.176	E	1491	121
B	Position.176	L	2906	236
B	Position.176	T	1583	133
B	Position.180	S	857	63
B	Position.180	W	5123	427
B	Position.184	H	912	73
B	Position.184	Y	5068	417
B	Position.190	D	1626	135
B	Position.190	E	4354	355
B	Position.191	K	1015	84
B	Position.191	T	4965	406
B	Position.193	E	1626	135
B	Position.193	Q	4354	355
C	Position.6	K	228	13
C	Position.6	R	5752	477
C	Position.9	D	2258	186
C	Position.9	F	228	13
C	Position.9	S	815	81
C	Position.9	Y	2679	210
C	Position.11	A	4937	396
C	Position.11	S	1043	94
C	Position.14	R	5233	420
C	Position.14	W	747	70
C	Position.16	G	5724	471
C	Position.16	S	256	19
C	Position.21	H	1189	99
C	Position.21	R	4791	391
C	Position.24	A	3494	291
C	Position.24	S	2486	199
C	Position.35	Q	730	62
C	Position.35	R	5250	428
C	Position.49	A	5233	420
C	Position.49	E	747	70
C	Position.71	K	4980	410
C	Position.71	N	1000	80
C	Position.78	A	3447	293
C	Position.78	T	2533	197
C	Position.82	N	2256	191
C	Position.82	S	3724	299
C	Position.85	K	2256	191
C	Position.85	N	3724	299
C	Position.95	A	2975	234
C	Position.95	D	3005	256
C	Position.96	G	5702	462
C	Position.96	R	278	28
C	Position.99	I	933	80
C	Position.99	T	5047	410
C	Position.100	F	76	5
C	Position.100	I	978	85
C	Position.100	L	4926	400
C	Position.102	R	4514	382
C	Position.102	W	1466	108
C	Position.104	C	228	13
C	Position.104	F	829	82
C	Position.104	S	803	69
C	Position.104	Y	4120	326
C	Position.108	L	5215	425
C	Position.108	V	765	65
C	Position.118	H	168	15
C	Position.118	Y	5812	475
C	Position.119	D	4423	348
C	Position.119	N	1557	142
C	Position.121	F	1659	152
C	Position.121	L	142	10
C	Position.121	S	3207	254
C	Position.121	Y	972	74
C	Position.143	K	701	57
C	Position.143	T	5279	433
C	Position.148	S	66	9
C	Position.148	T	5914	481
C	Position.159	L	1778	148
C	Position.159	W	4202	342
C	Position.164	A	2031	151
C	Position.164	E	3920	334
C	Position.164	T	29	5
C	Position.168	D	76	5
C	Position.168	L	2676	228
C	Position.168	Q	311	12
C	Position.168	R	1746	152
C	Position.168	W	1171	93
C	Position.175	E	321	28
C	Position.175	L	765	65
C	Position.175	T	4894	397
C	Position.182	G	66	9
C	Position.182	R	5914	481
C	Position.185	E	5215	425
C	Position.185	K	765	65
C	Position.201	E	5174	423
C	Position.201	K	806	67
DRB1	Position.9	E	3611	293
DRB1	Position.9	K	108	7
DRB1	Position.9	W	2261	190
DRB1	Position.10	E	50	5
DRB1	Position.10	Q	3366	266
DRB1	Position.10	Y	2564	219
DRB1	Position.11	D	108	7
DRB1	Position.11	G	804	58
DRB1	Position.11	L	572	55
DRB1	Position.11	P	885	77
DRB1	Position.11	S	2564	219
DRB1	Position.11	V	1047	74
DRB1	Position.12	K	3416	271
DRB1	Position.12	T	2564	219
DRB1	Position.13	F	730	67
DRB1	Position.13	G	358	30
DRB1	Position.13	H	997	69
DRB1	Position.13	R	885	77
DRB1	Position.13	S	2206	189
DRB1	Position.13	Y	804	58
DRB1	Position.14	E	5176	432
DRB1	Position.14	K	804	58
DRB1	Position.25	Q	804	58
DRB1	Position.25	R	5176	432
DRB1	Position.27	F	4478	366
DRB1	Position.27	L	732	63
DRB1	Position.27	Y	770	61
DRB1	Position.29	D	4244	352
DRB1	Position.29	E	1628	131
DRB1	Position.29	H	108	7
DRB1	Position.31	C	572	55
DRB1	Position.31	G	108	7
DRB1	Position.31	H	162	9
DRB1	Position.31	L	804	58
DRB1	Position.31	R	50	5
DRB1	Position.31	Y	4284	356
DRB1	Position.32	F	5250	423
DRB1	Position.32	I	680	62
DRB1	Position.32	V	50	5
DRB1	Position.33	H	1689	135
DRB1	Position.33	Y	4291	355
DRB1	Position.34	H	997	69
DRB1	Position.34	N	4983	421
DRB1	Position.38	F	937	64
DRB1	Position.38	L	110	3
DRB1	Position.38	N	1504	128
DRB1	Position.38	S	1463	132
DRB1	Position.38	Y	1966	163
DRB1	Position.39	A	50	5
DRB1	Position.39	L	110	3
DRB1	Position.39	V	5820	482
DRB1	Position.48	F	2806	232
DRB1	Position.48	Y	3174	258
DRB1	Position.58	A	133	5
DRB1	Position.58	D	4573	394
DRB1	Position.58	S	252	23
DRB1	Position.58	V	1022	68
DRB1	Position.59	A	5369	437
DRB1	Position.59	E	611	53
DRB1	Position.61	H	133	5
DRB1	Position.61	S	1022	68
DRB1	Position.61	Y	4825	417
DRB1	Position.68	F	984	88
DRB1	Position.68	I	2535	204
DRB1	Position.68	L	2461	198
DRB1	Position.71	D	2671	224
DRB1	Position.71	Q	3018	248
DRB1	Position.71	R	291	18
DRB1	Position.72	A	775	65
DRB1	Position.72	E	780	67
DRB1	Position.72	K	1237	96
DRB1	Position.72	R	3188	262
DRB1	Position.74	A	4477	378
DRB1	Position.74	G	1503	112
DRB1	Position.75	A	3783	323
DRB1	Position.75	E	449	28
DRB1	Position.75	L	245	27
DRB1	Position.75	Q	804	58
DRB1	Position.75	R	699	54
DRB1	Position.78	N	699	54
DRB1	Position.78	T	5281	436
DRB1	Position.79	V	912	65
DRB1	Position.79	Y	5068	425
DRB1	Position.86	A	201	13
DRB1	Position.86	V	5779	477
DRB1	Position.87	G	3399	278
DRB1	Position.87	V	2581	212
DQA1	Position.11	C	2280	204
DQA1	Position.11	Y	3700	286
DQA1	Position.18	F	2280	204
DQA1	Position.18	S	3700	286
DQA1	Position.25	F	1219	93
DQA1	Position.25	Y	4761	397
DQA1	Position.26	S	1116	76
DQA1	Position.26	T	4864	414
DQA1	Position.34	E	2654	198
DQA1	Position.34	Q	3326	292
DQA1	Position.40	E	4191	338
DQA1	Position.40	G	1789	152
DQA1	Position.41	K	397	33
DQA1	Position.41	R	5583	457
DQA1	Position.45	A	2280	204
DQA1	Position.45	V	3700	286
DQA1	Position.47	C	1789	152
DQA1	Position.47	K	795	58
DQA1	Position.47	Q	1116	76
DQA1	Position.47	R	2280	204
DQA1	Position.48	L	3700	286
DQA1	Position.48	W	2280	204
DQA1	Position.50	E	2280	204
DQA1	Position.50	L	1911	134
DQA1	Position.50	V	1789	152
DQA1	Position.51	F	4191	338
DQA1	Position.51	L	1789	152
DQA1	Position.52	H	795	58
DQA1	Position.52	R	2905	228
DQA1	Position.52	S	2280	204
DQA1	Position.53	K	2280	204
DQA1	Position.53	Q	1789	152
DQA1	Position.53	R	1911	134
DQA1	Position.54	F	5185	432
DQA1	Position.54	L	795	58
DQA1	Position.55	G	2280	204
DQA1	Position.55	R	3700	286
DQA1	Position.56	G	2280	204
DQA1	Position.56	InDel	2584	210
DQA1	Position.56	R	1116	76
DQA1	Position.61	F	3700	286
DQA1	Position.61	G	2280	204
DQA1	Position.64	R	2280	204
DQA1	Position.64	T	3700	286
DQA1	Position.66	I	3700	286
DQA1	Position.66	M	2280	204
DQA1	Position.69	A	2280	204
DQA1	Position.69	L	3426	260
DQA1	Position.69	T	274	26
DQA1	Position.75	I	4465	364
DQA1	Position.75	S	1515	126
DQA1	Position.76	L	2584	210
DQA1	Position.76	M	2280	204
DQA1	Position.76	V	1116	76
DQA1	Position.80	S	3700	286
DQA1	Position.80	Y	2280	204
DQB1	Position.9	F	992	89
DQB1	Position.9	L	54	2
DQB1	Position.9	Y	4934	399
DQB1	Position.13	A	1333	108
DQB1	Position.13	G	4647	382
DQB1	Position.14	L	878	78
DQB1	Position.14	M	5102	412
DQB1	Position.26	G	1130	100
DQB1	Position.26	L	3517	282
DQB1	Position.26	Y	1333	108
DQB1	Position.28	S	1276	95
DQB1	Position.28	T	4704	395
DQB1	Position.30	H	1413	128
DQB1	Position.30	S	1276	95
DQB1	Position.30	Y	3291	267
DQB1	Position.37	D	54	2
DQB1	Position.37	I	1276	95
DQB1	Position.37	Y	4650	393
DQB1	Position.38	A	3772	315
DQB1	Position.38	V	2208	175
DQB1	Position.45	E	1279	106
DQB1	Position.45	G	4701	384
DQB1	Position.46	E	1276	95
DQB1	Position.46	V	4704	395
DQB1	Position.47	F	1276	95
DQB1	Position.47	Y	4704	395
DQB1	Position.52	L	1276	95
DQB1	Position.52	P	4704	395
DQB1	Position.53	L	3710	289
DQB1	Position.53	Q	2270	201
DQB1	Position.55	L	1276	95
DQB1	Position.55	P	2182	172
DQB1	Position.55	R	2522	223
DQB1	Position.56	L	252	22
DQB1	Position.56	P	5728	468
DQB1	Position.57	A	1948	143
DQB1	Position.57	D	3051	254
DQB1	Position.57	S	98	13
DQB1	Position.57	V	883	80
DQB1	Position.66	D	1588	119
DQB1	Position.66	E	4392	371
DQB1	Position.67	I	1588	119
DQB1	Position.67	V	4392	371
DQB1	Position.70	E	258	22
DQB1	Position.70	G	1966	178
DQB1	Position.70	R	3756	290
DQB1	Position.71	A	872	78
DQB1	Position.71	D	258	22
DQB1	Position.71	K	1276	95
DQB1	Position.71	T	3574	295
DQB1	Position.74	A	1276	95
DQB1	Position.74	E	3574	295
DQB1	Position.74	S	1130	100
DQB1	Position.75	L	3574	295
DQB1	Position.75	V	2406	195
DQB1	Position.77	R	2154	173
DQB1	Position.77	T	3826	317
DQB1	Position.84	E	2270	201
DQB1	Position.84	Q	3710	289
DQB1	Position.85	L	3710	289
DQB1	Position.85	V	2270	201
DQB1	Position.86	A	2026	180
DQB1	Position.86	E	3710	289
DQB1	Position.86	G	244	21
DQB1	Position.87	F	1148	102
DQB1	Position.87	L	3710	289
DQB1	Position.87	Y	1122	99
DQB1	Position.89	G	2270	201
DQB1	Position.89	T	3710	289
DQB1	Position.90	I	2270	201
DQB1	Position.90	T	3710	289
DPB1	Position.8	L	4178	333
DPB1	Position.8	V	1765	150
DPB1	Position.9	F	4178	333
DPB1	Position.9	H	357	28
DPB1	Position.9	Y	1408	122
DPB1	Position.11	G	4689	391
DPB1	Position.11	L	1254	92
DPB1	Position.40	E	5804	468
DPB1	Position.40	Q	139	15
DPB1	Position.42	F	5093	394
DPB1	Position.42	L	145	14
DPB1	Position.42	Y	705	75
DPB1	Position.43	A	3069	257
DPB1	Position.43	V	2874	226
DPB1	Position.62	A	3070	257
DPB1	Position.62	D	2699	206
DPB1	Position.62	E	174	20
DPB1	Position.63	A	3244	277
DPB1	Position.63	E	2699	206
DPB1	Position.64	D	925	65
DPB1	Position.64	E	5018	418
DPB1	Position.72	I	5033	414
DPB1	Position.72	L	910	69
DPB1	Position.76	E	1292	104
DPB1	Position.76	K	4512	364
DPB1	Position.76	R	139	15
DPB1	Position.83	I	144	18
DPB1	Position.83	M	4431	349
DPB1	Position.83	V	1368	116
DPB1	Position.91	D	1906	160
DPB1	Position.91	G	3969	313
DPB1	Position.91	V	68	10
DPB1	Position.92	E	1906	160
DPB1	Position.92	G	4037	323
DPB1	Position.93	A	1906	160
DPB1	Position.93	P	4037	323
DPB1	Position.94	M	4037	323
DPB1	Position.94	V	1906	160
