## Supplemental File 1 for "Minimal observed impact of HLA genotype on hospitalization and severity of SARS-CoV-2 infection": haplotype_OR.txt

A~B~C~DRB1~DQA1~DQB1~DPB1	OR	CI.L	CI.U	p.value	sig
01:01~08:01~07:01~03:01~05:01~02:01~01:01	1.21	0.47	2.64	0.638	NS
01:01~08:01~07:01~03:01~05:01~02:01~02:01	0.87	0.17	2.74	0.81754	NS
01:01~08:01~07:01~03:01~05:01~02:01~04:01	0.94	0.47	1.71	0.84782	NS
01:01~57:01:00~06:02~07:01~02:01~03:03~04:01	1.98	0.6	5.16	0.15094	NS
02:01~07:02~07:02~15:01~01:02~06:02~04:01	1.34	0.56	2.81	0.43046	NS
02:01~44:02:00~05:01~04:01~03:03~03:01~04:01	0.83	0.32	1.78	0.62859	NS
03:01~07:02~07:02~15:01~01:02~06:02~04:01	0.9	0.42	1.71	0.73801	NS
03:01~35:01:00~04:01~01:01~01:01~05:01~04:01	1.18	0.23	3.81	0.78236	NS
29:02:00~44:03:00~16:01~07:01~02:01~02:02~04:01	0.81	0.16	2.55	0.72795	NS
binned	0.97	0.72	1.31	0.8163	NS
