## Supplemental File 1 for "Minimal observed impact of HLA genotype on hospitalization and severity of SARS-CoV-2 infection": haplotype_table.txt

A~B~C~DRB1~DQA1~DQB1~DPB1	Group.0	Group.1
01:01~08:01~07:01~03:01~05:01~02:01~01:01	71	7
01:01~08:01~07:01~03:01~05:01~02:01~02:01	42	3
01:01~08:01~07:01~03:01~05:01~02:01~04:01	155	12
01:01~57:01:00~06:02~07:01~02:01~03:03~04:01	31	5
02:01~07:02~07:02~15:01~01:02~06:02~04:01	73	8
02:01~44:02:00~05:01~04:01~03:03~03:01~04:01	103	7
03:01~07:02~07:02~15:01~01:02~06:02~04:01	136	10
03:01~35:01:00~04:01~01:01~01:01~05:01~04:01	31	3
29:02:00~44:03:00~16:01~07:01~02:01~02:02~04:01	45	3
binned	5293	432
