## Supplemental File 1 for "Minimal observed impact of HLA genotype on hospitalization and severity of SARS-CoV-2 infection": Locus_binned.txt

Locus	Allele	Group.0	Group.1
A	02:06	7	0
A	02:07	5	0
A	02:11	1	0
A	11:02	2	0
A	30:10:00	1	0
A	34:01:00	2	0
A	66:02:00	1	0
A	80:01:00	6	0
B	13:01	3	0
B	15:02	3	0
B	15:04	5	0
B	15:16	9	1
B	15:17	21	1
B	15:18	11	0
B	27:02:00	5	1
B	27:04:00	3	0
B	35:05:00	9	1
B	35:10:00	5	0
B	35:20:00	1	0
B	35:22:00	2	0
B	35:43:00	8	1
B	38:02:00	4	2
B	39:03:00	5	0
B	39:09:00	15	1
B	39:10:00	3	0
B	39:24:00	1	0
B	40:04:00	6	0
B	40:06:00	6	0
B	42:02:00	0	1
B	44:05:00	10	1
B	46:01:00	5	0
B	47:01:00	20	0
B	51:02:00	0	1
B	51:08:00	1	0
B	54:01:00	7	0
B	56:04:00	1	0
B	57:02:00	1	1
B	57:03:00	20	3
B	73:01:00	3	0
B	81:01:00	3	0
C	08:03	5	3
C	14:03	1	0
C	15:11	1	0
C	16:04	8	0
DRB1	01:03	15	3
DRB1	04:03	18	1
DRB1	04:06	6	0
DRB1	04:08	3	2
DRB1	04:10	8	1
DRB1	08:03	17	2
DRB1	08:10	1	0
DRB1	11:03	8	0
DRB1	12:02	8	0
DRB1	13:04	5	0
DRB1	13:17	1	0
DRB1	14:03	1	0
DRB1	14:04	3	0
DRB1	14:05	0	1
DQA1	05:09	4	0
DQA1	06:01	27	2
DQB1	02:03	1	0
DQB1	03:04	1	0
DQB1	04:01	2	0
DPB1	02:02	3	0
DPB1	06:01	1	0
DPB1	09:02	0	1
DPB1	26:01:00	3	0
DPB1	34:01:00	1	0
DPB1	85:01:00	5	0
