## Supplemental File 1 for "Minimal observed impact of HLA genotype on hospitalization and severity of SARS-CoV-2 infection": Locus_chisq.txt

Locus	X.square	df	p.value	sig
A	25.2065	27	0.56289	NS
B	48.9725	39	0.13152	NS
C	44.3692	25	0.0098583	*
DRB1	46.7314	31	0.034679	*
DQA1	14.7211	13	0.32508	NS
DQB1	13.7086	16	0.62041	NS
DPB1	28.0145	18	0.061835	NS
