## Supplemental File 1 for "Minimal observed impact of HLA genotype on hospitalization and severity of SARS-CoV-2 infection": Locus_freqs.txt

Locus	Allele	Group.0	Group.1
A	01:01	0.13395	0.14286
A	02:01	0.26923	0.25918
A	02:02	0.00268	0.00204
A	02:05	0.01054	0.0102
A	02:06	0.00117	0
A	02:07	0.00084	0
A	02:11	0.00017	0
A	03:01	0.12525	0.13673
A	11:01	0.05268	0.04898
A	11:02	0.00033	0
A	23:01	0.02843	0.02041
A	24:02:00	0.09783	0.12041
A	25:01:00	0.01873	0.01429
A	26:01:00	0.03662	0.01837
A	29:01:00	0.00334	0.00816
A	29:02:00	0.0403	0.03469
A	30:01:00	0.02074	0.01429
A	30:02:00	0.01304	0.01429
A	30:04:00	0.00167	0
A	30:10:00	0.00017	0
A	31:01:00	0.0291	0.03265
A	32:01:00	0.0296	0.03469
A	33:01:00	0.01271	0.00816
A	33:03:00	0.00552	0.00612
A	34:01:00	0.00033	0
A	34:02:00	0.00268	0.00204
A	36:01:00	0.00201	0.00612
A	66:01:00	0.00351	0.00408
A	66:02:00	0.00017	0
A	68:01:00	0.03378	0.03265
A	68:02:00	0.01488	0.02041
A	68:17:00	0.00234	0.00204
A	69:01:00	0.00217	0
A	74:01:00	0.00251	0.00612
A	80:01:00	0.001	0
B	07:02	0.11672	0.11837
B	07:05	0.00385	0.00816
B	08:01	0.08963	0.08163
B	13:01	5e-04	0
B	13:02	0.02107	0.02449
B	14:01	0.01087	0.00204
B	14:02	0.0296	0.04898
B	15:01	0.05284	0.0551
B	15:02	5e-04	0
B	15:03	0.00535	0.00408
B	15:04	0.00084	0
B	15:10	0.00569	0.00816
B	15:16	0.00151	0.00204
B	15:17	0.00351	0.00204
B	15:18	0.00184	0
B	18:01	0.04548	0.04694
B	27:02:00	0.00084	0.00204
B	27:04:00	5e-04	0
B	27:05:00	0.0301	0.01837
B	35:01:00	0.06706	0.07143
B	35:02:00	0.01371	0.01429
B	35:03:00	0.01455	0.02449
B	35:05:00	0.00151	0.00204
B	35:08:00	0.00569	0.00204
B	35:10:00	0.00084	0
B	35:20:00	0.00017	0
B	35:22:00	0.00033	0
B	35:43:00	0.00134	0.00204
B	37:01:00	0.01221	0.01429
B	38:01:00	0.02341	0.01224
B	38:02:00	0.00067	0.00408
B	39:01:00	0.01003	0.00408
B	39:03:00	0.00084	0
B	39:05:00	0.00435	0.00816
B	39:06:00	0.00468	0.00816
B	39:09:00	0.00251	0.00204
B	39:10:00	5e-04	0
B	39:24:00	0.00017	0
B	40:01:00	0.04532	0.03673
B	40:02:00	0.02074	0.03061
B	40:04:00	0.001	0
B	40:06:00	0.001	0
B	41:01:00	0.00401	0.00816
B	41:02:00	0.00368	0.00816
B	42:01:00	0.00485	0.00408
B	42:02:00	0	0.00204
B	44:02:00	0.07341	0.07347
B	44:03:00	0.06003	0.04286
B	44:05:00	0.00167	0.00204
B	45:01:00	0.00819	0.0102
B	46:01:00	0.00084	0
B	47:01:00	0.00334	0
B	48:01:00	0.00334	0.00816
B	49:01:00	0.01639	0.01224
B	50:01:00	0.01003	0.01837
B	51:01:00	0.05585	0.04082
B	51:02:00	0	0.00204
B	51:08:00	0.00017	0
B	52:01:00	0.01003	0.0102
B	53:01:00	0.01154	0.02245
B	54:01:00	0.00117	0
B	55:01:00	0.01605	0.01633
B	56:01:00	0.00769	0.00612
B	56:04:00	0.00017	0
B	57:01:00	0.03127	0.02653
B	57:02:00	0.00017	0.00204
B	57:03:00	0.00334	0.00612
B	58:01:00	0.01288	0.0102
B	58:02:00	0.00502	0.00816
B	73:01:00	5e-04	0
B	81:01:00	5e-04	0
C	01:02	0.03813	0.02653
C	02:02	0.03963	0.03878
C	02:10	0.00301	0
C	03:02	0.00351	0.00816
C	03:03	0.04649	0.05714
C	03:04	0.07793	0.06735
C	04:01	0.12492	0.14286
C	05:01	0.07559	0.06327
C	06:02	0.08896	0.09388
C	07:01	0.1393	0.13265
C	07:02	0.13428	0.14082
C	07:04	0.01271	0.0102
C	08:01	0.00401	0.00408
C	08:02	0.03963	0.05306
C	08:03	0.00084	0.00612
C	08:04	0.00201	0
C	12:02	0.00953	0.00408
C	12:03	0.05334	0.05306
C	14:02	0.0112	0.02245
C	14:03	0.00017	0
C	15:02	0.02358	0.02041
C	15:05	0.00435	0.0102
C	15:11	0.00017	0
C	16:01	0.04833	0.02449
C	16:02	0.00368	0
C	16:04	0.00134	0
C	17:01	0.01104	0.01837
C	18:01	0.00234	0.00204
DRB1	01:01	0.07793	0.08571
DRB1	01:02	0.01522	0.02041
DRB1	01:03	0.00251	0.00612
DRB1	03:01	0.1107	0.1102
DRB1	03:02	0.00619	0
DRB1	04:01	0.07926	0.06735
DRB1	04:02	0.0107	0.00408
DRB1	04:03	0.00301	0.00204
DRB1	04:04	0.03261	0.02653
DRB1	04:05	0.00753	0.00612
DRB1	04:06	0.001	0
DRB1	04:07	0.03077	0.02857
DRB1	04:08	5e-04	0.00408
DRB1	04:10	0.00134	0.00204
DRB1	07:01	0.13445	0.11837
DRB1	08:01	0.01873	0.01633
DRB1	08:02	0.01355	0.02041
DRB1	08:03	0.00284	0.00408
DRB1	08:04	0.00552	0.01429
DRB1	08:10	0.00017	0
DRB1	09:01	0.01806	0.01429
DRB1	10:01	0.00836	0.0102
DRB1	11:01	0.07458	0.08367
DRB1	11:02	0.00753	0.0102
DRB1	11:03	0.00134	0
DRB1	11:04	0.01873	0.01429
DRB1	12:01	0.01706	0.00612
DRB1	12:02	0.00134	0
DRB1	13:01	0.05886	0.06735
DRB1	13:02	0.04849	0.04898
DRB1	13:03	0.0107	0.01837
DRB1	13:04	0.00084	0
DRB1	13:17	0.00017	0
DRB1	14:01	0.02174	0.0102
DRB1	14:02	0.00552	0.00408
DRB1	14:03	0.00017	0
DRB1	14:04	5e-04	0
DRB1	14:05	0	0.00204
DRB1	14:06	0.00351	0.01633
DRB1	15:01	0.11104	0.11429
DRB1	15:02	0.00987	0.00612
DRB1	15:03	0.0087	0.01224
DRB1	16:01	0.01271	0.01633
DRB1	16:02	0.00569	0.00816
DQA1	01:01	0.09816	0.1102
DQA1	01:02	0.19064	0.21837
DQA1	01:03	0.06639	0.06735
DQA1	01:04	0.01957	0.01224
DQA1	01:05	0.00652	0.00816
DQA1	02:01	0.13294	0.11837
DQA1	03:01	0.1092	0.09184
DQA1	03:02	0.01288	0.0102
DQA1	03:03	0.06455	0.05306
DQA1	04:01	0.0413	0.04898
DQA1	05:01	0.11555	0.10612
DQA1	05:03	0.0087	0.02041
DQA1	05:05	0.12843	0.13061
DQA1	05:09	0.00067	0
DQA1	06:01	0.00452	0.00408
DQB1	02:01	0.11137	0.10408
DQB1	02:02	0.10184	0.0898
DQB1	02:03	0.00017	0
DQB1	03:01	0.21087	0.2102
DQB1	03:02	0.11237	0.09796
DQB1	03:03	0.03863	0.03673
DQB1	03:04	0.00017	0
DQB1	03:19	0.00284	0.00612
DQB1	04:01	0.00033	0
DQB1	04:02	0.04181	0.0449
DQB1	05:01	0.10686	0.12041
DQB1	05:02	0.01538	0.02653
DQB1	05:03	0.02358	0.01224
DQB1	05:04	0.001	0
DQB1	06:01	0.00903	0.00408
DQB1	06:02	0.12375	0.13673
DQB1	06:03	0.0592	0.06735
DQB1	06:04	0.03127	0.03469
DQB1	06:09	0.00953	0.00816
DPB1	01:01	0.07425	0.09796
DPB1	02:01	0.14114	0.13469
DPB1	02:02	5e-04	0
DPB1	03:01	0.09348	0.07347
DPB1	04:01	0.39532	0.37143
DPB1	04:02	0.12676	0.13265
DPB1	05:01	0.02358	0.02857
DPB1	06:01	0.00017	0
DPB1	06:02	0.00619	0.01224
DPB1	09:01	0.00736	0.0102
DPB1	09:02	0	0.00204
DPB1	10:01	0.01806	0.01837
DPB1	104:01:00	0.0194	0.02041
DPB1	11:01	0.01656	0.01224
DPB1	13:01	0.01906	0.02449
DPB1	14:01	0.01572	0.01633
DPB1	15:01	0.00669	0.01837
DPB1	16:01	0.00619	0
DPB1	17:01	0.01856	0.01224
DPB1	18:01	0.00452	0.00204
DPB1	19:01	0.00502	0.01224
DPB1	26:01:00	5e-04	0
DPB1	34:01:00	0.00017	0
DPB1	85:01:00	0.00084	0
