## Supplemental File 1 for "Minimal observed impact of HLA genotype on hospitalization and severity of SARS-CoV-2 infection": Locus_OR.txt

Locus	Allele	OR	CI.lower	CI.upper	p.value	sig
A	01:01	1.08	0.82	1.41	0.5785	NS
A	02:01	0.95	0.76	1.18	0.62947	NS
A	02:02	0.76	0.02	4.93	0.79187	NS
A	02:05	0.97	0.3	2.4	0.94492	NS
A	03:01	1.11	0.83	1.45	0.46164	NS
A	11:01	0.93	0.58	1.42	0.72409	NS
A	23:01	0.71	0.33	1.35	0.29937	NS
A	24:02:00	1.26	0.93	1.68	0.10844	NS
A	25:01:00	0.76	0.3	1.63	0.48159	NS
A	26:01:00	0.49	0.22	0.96	0.035125	*
A	29:01:00	2.45	0.61	7.36	0.091624	NS
A	29:02:00	0.86	0.49	1.41	0.54197	NS
A	30:01:00	0.68	0.27	1.46	0.32977	NS
A	30:02:00	1.1	0.42	2.39	0.8164	NS
A	30:04:00	0	0	5.45	0.36499	NS
A	31:01:00	1.13	0.62	1.9	0.65398	NS
A	32:01:00	1.18	0.67	1.96	0.52491	NS
A	33:01:00	0.64	0.17	1.72	0.38135	NS
A	33:03:00	1.11	0.22	3.56	0.8628	NS
A	34:02:00	0.76	0.02	4.93	0.79187	NS
A	36:01:00	3.06	0.55	11.4	0.068577	NS
A	66:01:00	1.16	0.13	4.78	0.83852	NS
A	68:01:00	0.97	0.54	1.62	0.89433	NS
A	68:02:00	1.38	0.64	2.68	0.3381	NS
A	68:17:00	0.87	0.02	5.75	0.89428	NS
A	69:01:00	0	0	4.01	0.30154	NS
A	74:01:00	2.45	0.45	8.7	0.14423	NS
A	binned	0	0	1.94	0.15156	NS
B	07:02	1.02	0.75	1.36	0.91322	NS
B	07:05	2.13	0.53	6.27	0.15411	NS
B	08:01	0.9	0.63	1.27	0.54998	NS
B	13:02	1.17	0.58	2.13	0.61448	NS
B	14:01	0.19	0	1.08	0.061507	NS
B	14:02	1.69	1.04	2.63	0.017441	*
B	15:01	1.05	0.67	1.57	0.83009	NS
B	15:03	0.76	0.09	3	0.70864	NS
B	15:10	1.44	0.37	4.06	0.49017	NS
B	18:01	1.03	0.64	1.6	0.88209	NS
B	27:05:00	0.6	0.27	1.18	0.13814	NS
B	35:01:00	1.07	0.73	1.54	0.71055	NS
B	35:02:00	1.04	0.4	2.26	0.91657	NS
B	35:03:00	1.7	0.84	3.15	0.08479	NS
B	35:08:00	0.36	0.01	2.14	0.2903	NS
B	37:01:00	1.17	0.45	2.56	0.68898	NS
B	38:01:00	0.52	0.19	1.16	0.10958	NS
B	39:01:00	0.4	0.05	1.53	0.19355	NS
B	39:05:00	1.88	0.48	5.46	0.23201	NS
B	39:06:00	1.75	0.44	5.03	0.29098	NS
B	40:01:00	0.8	0.46	1.31	0.37657	NS
B	40:02:00	1.49	0.8	2.58	0.14716	NS
B	41:01:00	2.04	0.51	5.98	0.1785	NS
B	41:02:00	2.23	0.56	6.6	0.13144	NS
B	42:01:00	0.84	0.1	3.34	0.81293	NS
B	44:02:00	1	0.68	1.43	0.99622	NS
B	44:03:00	0.7	0.42	1.1	0.12003	NS
B	45:01:00	1.25	0.39	3.14	0.63821	NS
B	48:01:00	2.45	0.61	7.36	0.091624	NS
B	49:01:00	0.74	0.27	1.69	0.48325	NS
B	50:01:00	1.85	0.8	3.77	0.084233	NS
B	51:01:00	0.72	0.43	1.14	0.15941	NS
B	52:01:00	1.02	0.32	2.52	0.97095	NS
B	53:01:00	1.97	0.93	3.77	0.03563	*
B	55:01:00	1.02	0.42	2.1	0.96315	NS
B	56:01:00	0.79	0.16	2.49	0.69997	NS
B	57:01:00	0.84	0.44	1.49	0.55999	NS
B	58:01:00	0.79	0.25	1.94	0.6112	NS
B	58:02:00	1.63	0.42	4.66	0.35436	NS
B	binned	0.93	0.51	1.59	0.79545	NS
C	01:02	0.68	0.36	1.21	0.18607	NS
C	02:02	0.97	0.57	1.57	0.90761	NS
C	02:10	0	0	2.76	0.22271	NS
C	03:02	2.32	0.58	6.92	0.11296	NS
C	03:03	1.24	0.8	1.85	0.29798	NS
C	03:04	0.85	0.57	1.23	0.38191	NS
C	04:01	1.16	0.88	1.52	0.26952	NS
C	05:01	0.82	0.54	1.2	0.30437	NS
C	06:02	1.05	0.75	1.45	0.74086	NS
C	07:01	0.94	0.7	1.24	0.65051	NS
C	07:02	1.05	0.79	1.37	0.71728	NS
C	07:04	0.8	0.25	1.96	0.62343	NS
C	08:01	1.01	0.12	4.1	0.9874	NS
C	08:02	1.35	0.85	2.05	0.15536	NS
C	08:03	7.32	1.13	37.74	0.0014217	*
C	08:04	0	0	4.38	0.31967	NS
C	12:02	0.42	0.05	1.61	0.21937	NS
C	12:03	0.99	0.63	1.5	0.95743	NS
C	14:02	2.02	0.95	3.87	0.029594	*
C	15:02	0.86	0.4	1.64	0.6432	NS
C	15:05	2.35	0.7	6.25	0.072974	NS
C	16:01	0.49	0.25	0.88	0.015182	*
C	16:02	0	0	2.22	0.17751	NS
C	17:01	1.67	0.73	3.39	0.1493	NS
C	18:01	0.87	0.02	5.72	0.89024	NS
C	binned	2.44	0.45	8.65	0.14677	NS
DRB1	01:01	1.11	0.78	1.55	0.53372	NS
DRB1	01:02	1.35	0.62	2.62	0.37129	NS
DRB1	03:01	1	0.73	1.34	0.97882	NS
DRB1	03:02	0	0	1.28	0.080926	NS
DRB1	04:01	0.84	0.56	1.21	0.34825	NS
DRB1	04:02	0.38	0.04	1.43	0.16132	NS
DRB1	04:03	0.68	0.02	4.31	0.70378	NS
DRB1	04:04	0.81	0.42	1.43	0.46551	NS
DRB1	04:05	0.81	0.16	2.55	0.72919	NS
DRB1	04:07	0.93	0.49	1.61	0.7887	NS
DRB1	07:01	0.87	0.64	1.15	0.31771	NS
DRB1	08:01	0.87	0.36	1.79	0.70671	NS
DRB1	08:02	1.52	0.7	2.96	0.21379	NS
DRB1	08:04	2.61	0.97	6.05	0.017178	*
DRB1	09:01	0.79	0.31	1.69	0.54492	NS
DRB1	10:01	1.22	0.38	3.07	0.66773	NS
DRB1	11:01	1.13	0.79	1.59	0.45964	NS
DRB1	11:02	1.36	0.42	3.44	0.51367	NS
DRB1	11:04	0.76	0.3	1.63	0.48317	NS
DRB1	12:01	0.36	0.07	1.07	0.065813	NS
DRB1	13:01	1.16	0.77	1.68	0.44211	NS
DRB1	13:02	1.01	0.63	1.55	0.95801	NS
DRB1	13:03	1.73	0.75	3.52	0.12181	NS
DRB1	14:01	0.46	0.15	1.12	0.08633	NS
DRB1	14:02	0.74	0.09	2.91	0.67778	NS
DRB1	14:06	4.71	1.8	11.15	4.3956e-05	*
DRB1	15:01	1.03	0.76	1.39	0.82028	NS
DRB1	15:02	0.62	0.12	1.91	0.41444	NS
DRB1	15:03	1.41	0.49	3.32	0.42161	NS
DRB1	16:01	1.29	0.53	2.7	0.4948	NS
DRB1	16:02	1.44	0.37	4.06	0.489	NS
DRB1	binned	1.31	0.6	2.53	0.42579	NS
DQA1	01:01	1.14	0.83	1.53	0.39096	NS
DQA1	01:02	1.19	0.94	1.49	0.1346	NS
DQA1	01:03	1.02	0.68	1.47	0.9347	NS
DQA1	01:04	0.62	0.22	1.4	0.25397	NS
DQA1	01:05	1.25	0.32	3.5	0.66724	NS
DQA1	02:01	0.88	0.65	1.17	0.35921	NS
DQA1	03:01	0.82	0.59	1.14	0.23369	NS
DQA1	03:02	0.79	0.25	1.94	0.6112	NS
DQA1	03:03	0.81	0.52	1.22	0.31675	NS
DQA1	04:01	1.2	0.74	1.84	0.41487	NS
DQA1	05:01	0.91	0.66	1.23	0.52909	NS
DQA1	05:03	2.38	1.07	4.76	0.010511	*
DQA1	05:05	1.02	0.76	1.34	0.88957	NS
DQA1	binned	0.79	0.09	3.11	0.74192	NS
DQB1	02:01	0.93	0.67	1.26	0.62117	NS
DQB1	02:02	0.87	0.62	1.2	0.39486	NS
DQB1	03:01	1	0.79	1.25	0.9723	NS
DQB1	03:02	0.86	0.62	1.17	0.32931	NS
DQB1	03:03	0.95	0.55	1.55	0.83403	NS
DQB1	03:19	2.16	0.4	7.51	0.20865	NS
DQB1	04:02	1.08	0.66	1.69	0.743	NS
DQB1	05:01	1.14	0.85	1.53	0.35256	NS
DQB1	05:02	1.74	0.89	3.16	0.060482	NS
DQB1	05:03	0.51	0.18	1.15	0.10552	NS
DQB1	05:04	0	0	10.38	0.48299	NS
DQB1	06:01	0.45	0.05	1.71	0.25559	NS
DQB1	06:02	1.12	0.84	1.47	0.40282	NS
DQB1	06:03	1.15	0.77	1.67	0.46457	NS
DQB1	06:04	1.11	0.63	1.85	0.67678	NS
DQB1	06:09	0.86	0.22	2.33	0.76314	NS
DQB1	binned	0	0	18.51	0.56686	NS
DPB1	01:01	1.35	0.97	1.86	0.056947	NS
DPB1	02:01	0.95	0.71	1.24	0.69328	NS
DPB1	03:01	0.77	0.53	1.09	0.14061	NS
DPB1	04:01	0.9	0.74	1.1	0.29803	NS
DPB1	04:02	1.05	0.79	1.39	0.70643	NS
DPB1	05:01	1.22	0.64	2.13	0.48715	NS
DPB1	06:02	1.99	0.68	4.79	0.11261	NS
DPB1	09:01	1.39	0.43	3.52	0.48476	NS
DPB1	10:01	1.02	0.45	2.02	0.96088	NS
DPB1	104:01:00	1.05	0.49	2.02	0.87637	NS
DPB1	11:01	0.74	0.26	1.67	0.46786	NS
DPB1	13:01	1.29	0.64	2.37	0.40334	NS
DPB1	14:01	1.04	0.43	2.15	0.91734	NS
DPB1	15:01	2.78	1.18	5.86	0.0041476	*
DPB1	16:01	0	0	1.28	0.080776	NS
DPB1	17:01	0.66	0.23	1.48	0.31305	NS
DPB1	18:01	0.45	0.01	2.75	0.42247	NS
DPB1	19:01	2.46	0.83	6.04	0.038646	*
DPB1	binned	0.94	0.02	6.27	0.95139	NS
