## Supplemental File 1 for "Minimal observed impact of HLA genotype on hospitalization and severity of SARS-CoV-2 infection": Locus_table.txt

Locus	Allele	Group.0	Group.1
A	01:01	801	70
A	02:01	1610	127
A	02:02	16	1
A	02:05	63	5
A	03:01	749	67
A	11:01	315	24
A	23:01	170	10
A	24:02:00	585	59
A	25:01:00	112	7
A	26:01:00	219	9
A	29:01:00	20	4
A	29:02:00	241	17
A	30:01:00	124	7
A	30:02:00	78	7
A	30:04:00	10	0
A	31:01:00	174	16
A	32:01:00	177	17
A	33:01:00	76	4
A	33:03:00	33	3
A	34:02:00	16	1
A	36:01:00	12	3
A	66:01:00	21	2
A	68:01:00	202	16
A	68:02:00	89	10
A	68:17:00	14	1
A	69:01:00	13	0
A	74:01:00	15	3
A	binned	25	0
B	07:02	698	58
B	07:05	23	4
B	08:01	536	40
B	13:02	126	12
B	14:01	65	1
B	14:02	177	24
B	15:01	316	27
B	15:03	32	2
B	15:10	34	4
B	18:01	272	23
B	27:05:00	180	9
B	35:01:00	401	35
B	35:02:00	82	7
B	35:03:00	87	12
B	35:08:00	34	1
B	37:01:00	73	7
B	38:01:00	140	6
B	39:01:00	60	2
B	39:05:00	26	4
B	39:06:00	28	4
B	40:01:00	271	18
B	40:02:00	124	15
B	41:01:00	24	4
B	41:02:00	22	4
B	42:01:00	29	2
B	44:02:00	439	36
B	44:03:00	359	21
B	45:01:00	49	5
B	48:01:00	20	4
B	49:01:00	98	6
B	50:01:00	60	9
B	51:01:00	334	20
B	52:01:00	60	5
B	53:01:00	69	11
B	55:01:00	96	8
B	56:01:00	46	3
B	57:01:00	187	13
B	58:01:00	77	5
B	58:02:00	30	4
B	binned	196	15
C	01:02	228	13
C	02:02	237	19
C	02:10	18	0
C	03:02	21	4
C	03:03	278	28
C	03:04	466	33
C	04:01	747	70
C	05:01	452	31
C	06:02	532	46
C	07:01	833	65
C	07:02	803	69
C	07:04	76	5
C	08:01	24	2
C	08:02	237	26
C	08:03	5	3
C	08:04	12	0
C	12:02	57	2
C	12:03	319	26
C	14:02	67	11
C	15:02	141	10
C	15:05	26	5
C	16:01	289	12
C	16:02	22	0
C	17:01	66	9
C	18:01	14	1
C	binned	15	3
DRB1	01:01	466	42
DRB1	01:02	91	10
DRB1	03:01	662	54
DRB1	03:02	37	0
DRB1	04:01	474	33
DRB1	04:02	64	2
DRB1	04:03	18	1
DRB1	04:04	195	13
DRB1	04:05	45	3
DRB1	04:07	184	14
DRB1	07:01	804	58
DRB1	08:01	112	8
DRB1	08:02	81	10
DRB1	08:04	33	7
DRB1	09:01	108	7
DRB1	10:01	50	5
DRB1	11:01	446	41
DRB1	11:02	45	5
DRB1	11:04	112	7
DRB1	12:01	102	3
DRB1	13:01	352	33
DRB1	13:02	290	24
DRB1	13:03	64	9
DRB1	14:01	130	5
DRB1	14:02	33	2
DRB1	14:06	21	8
DRB1	15:01	664	56
DRB1	15:02	59	3
DRB1	15:03	52	6
DRB1	16:01	76	8
DRB1	16:02	34	4
DRB1	binned	94	10
DQA1	01:01	587	54
DQA1	01:02	1140	107
DQA1	01:03	397	33
DQA1	01:04	117	6
DQA1	01:05	39	4
DQA1	02:01	795	58
DQA1	03:01	653	45
DQA1	03:02	77	5
DQA1	03:03	386	26
DQA1	04:01	247	24
DQA1	05:01	691	52
DQA1	05:03	52	10
DQA1	05:05	768	64
DQA1	binned	31	2
DQB1	02:01	666	51
DQB1	02:02	609	44
DQB1	03:01	1261	103
DQB1	03:02	672	48
DQB1	03:03	231	18
DQB1	03:19	17	3
DQB1	04:02	250	22
DQB1	05:01	639	59
DQB1	05:02	92	13
DQB1	05:03	141	6
DQB1	05:04	6	0
DQB1	06:01	54	2
DQB1	06:02	740	67
DQB1	06:03	354	33
DQB1	06:04	187	17
DQB1	06:09	57	4
DQB1	binned	4	0
DPB1	01:01	444	48
DPB1	02:01	844	66
DPB1	03:01	559	36
DPB1	04:01	2364	182
DPB1	04:02	758	65
DPB1	05:01	141	14
DPB1	06:02	37	6
DPB1	09:01	44	5
DPB1	10:01	108	9
DPB1	104:01:00	116	10
DPB1	11:01	99	6
DPB1	13:01	114	12
DPB1	14:01	94	8
DPB1	15:01	40	9
DPB1	16:01	37	0
DPB1	17:01	111	6
DPB1	18:01	27	1
DPB1	19:01	30	6
DPB1	binned	13	1
