## Supplemental File 1 for "Minimal observed impact of HLA genotype on hospitalization and severity of SARS-CoV-2 infection": AA_binned.txt

Locus	Position	Residue	Group.0	Group.1
A	Position.116	H	65	1
A	Position.116	V	14	1
B	Nothing.binned	NA	NA	NA
C	Nothing.binned	NA	NA	NA
DRB1	Position.31	G	34	2
DRB1	Position.31	R	17	0
DRB1	Position.58	A	11	0
DRB1	Position.58	S	51	6
DQA1	Nothing.binned	NA	NA	NA
DQB1	Nothing.binned	NA	NA	NA
DPB1	Nothing.binned	NA	NA	NA
