## Supplemental File 1 for "Minimal observed impact of HLA genotype on hospitalization and severity of SARS-CoV-2 infection": AA_chisq.txt

Locus	Position	X.square	df	p.value	sig
A	Position.9	0.3866	3	0.943	NS
A	Position.44	0.1359	1	0.71243	NS
A	Position.56	0.7246	1	0.39462	NS
A	Position.62	2.9334	4	0.56903	NS
A	Position.63	1.0226	2	0.59972	NS
A	Position.65	1.4418	1	0.22985	NS
A	Position.66	1.5671	1	0.21063	NS
A	Position.67	0.1359	1	0.71243	NS
A	Position.70	1.2036	1	0.27261	NS
A	Position.73	0	1	1	NS
A	Position.74	0.0755	1	0.78351	NS
A	Position.76	1.4135	2	0.49325	NS
A	Position.77	2.4873	2	0.28833	NS
A	Position.79	2.7925	1	0.094705	NS
A	Position.80	2.7925	1	0.094705	NS
A	Position.81	2.7925	1	0.094705	NS
A	Position.82	2.7925	1	0.094705	NS
A	Position.83	2.7925	1	0.094705	NS
A	Position.90	0.1291	1	0.71937	NS
A	Position.95	2.9754	2	0.22589	NS
A	Position.97	3.2598	2	0.19595	NS
A	Position.105	0	1	1	NS
A	Position.107	0.0755	1	0.78351	NS
A	Position.114	4.1899	3	0.24167	NS
A	Position.116	3.6868	2	0.15828	NS
A	Position.128	1.4292	1	0.2319	NS
A	Position.143	0.0403	1	0.84091	NS
A	Position.145	0.355	1	0.55128	NS
A	Position.146	0.0403	1	0.84091	NS
A	Position.150	0.834	1	0.36112	NS
A	Position.151	0.1359	1	0.71243	NS
A	Position.152	0	1	1	NS
A	Position.153	7.0595	4	0.13278	NS
A	Position.171	1.4108	3	0.703	NS
A	Position.173	0.1359	1	0.71243	NS
A	Position.176	1.1315	1	0.28745	NS
A	Position.178	0.1163	1	0.73309	NS
A	Position.181	1.959	1	0.16162	NS
A	Position.182	1.959	1	0.16162	NS
B	Position.9	2.3864	2	0.30325	NS
B	Position.11	1.2974	1	0.25468	NS
B	Position.12	0.6841	1	0.40818	NS
B	Position.24	1.1343	2	0.56715	NS
B	Position.37	1.2013	1	0.27307	NS
B	Position.46	0.2027	1	0.65255	NS
B	Position.50	3.1494	3	0.36916	NS
B	Position.51	0.0458	1	0.83049	NS
B	Position.68	0.0671	1	0.79557	NS
B	Position.70	0.2728	1	0.60146	NS
B	Position.71	0.2728	1	0.60146	NS
B	Position.72	2.3504	4	0.67161	NS
B	Position.74	0.9459	1	0.33077	NS
B	Position.75	4.467	3	0.21525	NS
B	Position.76	0.9459	1	0.33077	NS
B	Position.86	3.4007	1	0.065167	NS
B	Position.89	2.1509	2	0.34115	NS
B	Position.92	1.6826	2	0.43115	NS
B	Position.93	1.8179	1	0.17757	NS
B	Position.94	1.4118	1	0.23476	NS
B	Position.95	1.4118	1	0.23476	NS
B	Position.107	0	1	1	NS
B	Position.108	0.6348	2	0.72803	NS
B	Position.110	3.901	5	0.56375	NS
B	Position.116	0.2695	1	0.60366	NS
B	Position.126	1.6216	1	0.20287	NS
B	Position.127	3.2455	2	0.19736	NS
B	Position.129	6.7851	4	0.14769	NS
B	Position.144	0.3871	1	0.5338	NS
B	Position.165	1.393	1	0.2379	NS
B	Position.169	0.1049	3	0.99125	NS
B	Position.171	1.9428	1	0.16337	NS
B	Position.176	0.272	2	0.87285	NS
B	Position.180	0.2124	1	0.64492	NS
B	Position.184	0.181	1	0.67048	NS
B	Position.190	1.4023	1	0.23635	NS
B	Position.191	0.1039	1	0.74717	NS
B	Position.193	1.4023	1	0.23635	NS
C	Position.9	5.3273	3	0.14934	NS
C	Position.11	0	1	1	NS
C	Position.14	0.0238	1	0.87748	NS
C	Position.21	0.6894	1	0.40636	NS
C	Position.24	0	1	1	NS
C	Position.35	1.04	1	0.30783	NS
C	Position.49	0.0238	1	0.87748	NS
C	Position.71	0.4148	1	0.51952	NS
C	Position.78	0.6845	1	0.40805	NS
C	Position.82	0.5256	1	0.46847	NS
C	Position.85	0.5256	1	0.46847	NS
C	Position.95	1.0243	1	0.31149	NS
C	Position.99	0.1461	1	0.70228	NS
C	Position.102	4e-04	1	0.98433	NS
C	Position.104	6.2184	3	0.10146	NS
C	Position.108	0.0634	1	0.80125	NS
C	Position.119	0.2734	1	0.60107	NS
C	Position.121	3.1362	3	0.37109	NS
C	Position.143	2.4489	1	0.11761	NS
C	Position.159	0.0366	1	0.8483	NS
C	Position.164	1.7964	2	0.4073	NS
C	Position.168	5.3522	4	0.25303	NS
C	Position.175	0.3404	2	0.84351	NS
C	Position.185	0.0634	1	0.80125	NS
C	Position.201	1.5288	1	0.21629	NS
DRB1	Position.9	1.526	2	0.46626	NS
DRB1	Position.10	3.4434	2	0.17876	NS
DRB1	Position.11	4.5851	5	0.46858	NS
DRB1	Position.12	2.1395	1	0.14355	NS
DRB1	Position.13	4.8598	5	0.43323	NS
DRB1	Position.14	2.7584	1	0.096742	NS
DRB1	Position.16	1.1018	1	0.29388	NS
DRB1	Position.25	2.7584	1	0.096742	NS
DRB1	Position.27	1.0814	2	0.58235	NS
DRB1	Position.29	1.1319	2	0.56783	NS
DRB1	Position.31	6.4189	4	0.16997	NS
DRB1	Position.32	1.3082	2	0.51991	NS
DRB1	Position.33	0	1	1	NS
DRB1	Position.34	5e-04	1	0.98242	NS
DRB1	Position.38	6.9208	4	0.14013	NS
DRB1	Position.48	0.0752	1	0.78391	NS
DRB1	Position.58	5.5322	2	0.062907	NS
DRB1	Position.59	0	1	1	NS
DRB1	Position.68	3.0783	2	0.21456	NS
DRB1	Position.71	1.8316	2	0.4002	NS
DRB1	Position.72	0.2054	3	0.97671	NS
DRB1	Position.74	3.1772	1	0.074672	NS
DRB1	Position.75	7.8871	4	0.095802	NS
DRB1	Position.78	0.2307	1	0.63099	NS
DRB1	Position.79	2.8789	1	0.089748	NS
DRB1	Position.86	1.7424	1	0.18683	NS
DRB1	Position.87	0.3266	1	0.56764	NS
DQA1	Position.11	0.0119	1	0.91327	NS
DQA1	Position.18	0.0119	1	0.91327	NS
DQA1	Position.25	1.6574	1	0.19795	NS
DQA1	Position.26	0.1158	1	0.73365	NS
DQA1	Position.34	2.8415	1	0.091857	NS
DQA1	Position.40	1.5685	1	0.21043	NS
DQA1	Position.41	0	1	1	NS
DQA1	Position.45	0.0119	1	0.91327	NS
DQA1	Position.47	3.9163	3	0.27065	NS
DQA1	Position.48	0.0119	1	0.91327	NS
DQA1	Position.50	2.8969	2	0.23494	NS
DQA1	Position.51	1.5685	1	0.21043	NS
DQA1	Position.52	2.9572	2	0.22795	NS
DQA1	Position.53	2.8969	2	0.23494	NS
DQA1	Position.54	2.4067	1	0.12082	NS
DQA1	Position.55	0.0119	1	0.91327	NS
DQA1	Position.56	0.225	2	0.89361	NS
DQA1	Position.61	0.0119	1	0.91327	NS
DQA1	Position.64	0.0119	1	0.91327	NS
DQA1	Position.66	0.0119	1	0.91327	NS
DQA1	Position.69	2.3408	2	0.31025	NS
DQA1	Position.75	0.2077	1	0.64862	NS
DQA1	Position.76	0.225	2	0.89361	NS
DQA1	Position.80	0.0119	1	0.91327	NS
DQB1	Position.9	3.0468	2	0.21797	NS
DQB1	Position.13	0.3843	1	0.53532	NS
DQB1	Position.14	0.2099	1	0.64686	NS
DQB1	Position.26	1.8237	2	0.40178	NS
DQB1	Position.28	2.1752	1	0.14025	NS
DQB1	Position.30	3.2427	2	0.19763	NS
DQB1	Position.37	2.6207	2	0.26973	NS
DQB1	Position.38	2.9478	1	0.085995	NS
DQB1	Position.45	0.4373	1	0.50842	NS
DQB1	Position.46	2.1752	1	0.14025	NS
DQB1	Position.47	2.1752	1	0.14025	NS
DQB1	Position.52	2.1752	1	0.14025	NS
DQB1	Position.53	0.0311	1	0.86011	NS
DQB1	Position.55	2.6353	2	0.26777	NS
DQB1	Position.56	2.9274	1	0.087088	NS
DQB1	Position.57	3.5138	2	0.17258	NS
DQB1	Position.66	0.0217	1	0.88296	NS
DQB1	Position.67	0.0217	1	0.88296	NS
DQB1	Position.70	3.717	2	0.15591	NS
DQB1	Position.71	5.8099	3	0.12124	NS
DQB1	Position.74	2.7938	2	0.24737	NS
DQB1	Position.75	0.2603	1	0.60994	NS
DQB1	Position.77	2.9031	1	0.088411	NS
DQB1	Position.84	0.0311	1	0.86011	NS
DQB1	Position.85	0.0311	1	0.86011	NS
DQB1	Position.86	0.7188	2	0.69811	NS
DQB1	Position.87	1.0441	2	0.59329	NS
DQB1	Position.89	0.0311	1	0.86011	NS
DQB1	Position.90	0.0311	1	0.86011	NS
DPB1	Position.8	0.1056	1	0.74517	NS
DPB1	Position.9	0.8059	2	0.66835	NS
DPB1	Position.11	0.2673	1	0.60516	NS
DPB1	Position.42	1.189	2	0.55184	NS
DPB1	Position.43	1.8829	1	0.17	NS
DPB1	Position.62	2.5141	2	0.2845	NS
DPB1	Position.63	1.2168	1	0.26999	NS
DPB1	Position.64	0.1028	1	0.74855	NS
DPB1	Position.72	0.9242	1	0.33637	NS
DPB1	Position.76	0.7428	2	0.68975	NS
DPB1	Position.83	3.4427	2	0.17882	NS
DPB1	Position.92	0.1773	1	0.67374	NS
DPB1	Position.93	0.1773	1	0.67374	NS
DPB1	Position.94	0.1773	1	0.67374	NS
