## Supplemental File 1 for "Minimal observed impact of HLA genotype on hospitalization and severity of SARS-CoV-2 infection": AA_freqs.txt

Locus	Position	Residue	Group.0	Group.1
A	Position.9	F	0.01107	0.01203
A	Position.9	S	0.00506	0.00575
A	Position.9	T	0.00273	0.00314
A	Position.9	Y	0.00497	0.00471
A	Position.44	K	0.00227	0.00288
A	Position.44	R	0.02156	0.02276
A	Position.56	G	0.02163	0.02407
A	Position.56	R	0.0022	0.00157
A	Position.62	E	0.00386	0.00549
A	Position.62	G	0.00661	0.00759
A	Position.62	L	0.00103	0.00131
A	Position.62	Q	0.00798	0.00759
A	Position.62	R	0.00434	0.00366
A	Position.63	E	0.01845	0.02066
A	Position.63	N	0.00434	0.00366
A	Position.63	Q	0.00103	0.00131
A	Position.65	G	0.00386	0.00549
A	Position.65	R	0.01997	0.02014
A	Position.66	K	0.01047	0.01308
A	Position.66	N	0.01336	0.01256
A	Position.67	M	0.00227	0.00288
A	Position.67	V	0.02156	0.02276
A	Position.70	H	0.01687	0.01962
A	Position.70	Q	0.00696	0.00602
A	Position.73	I	0.0017	0.00183
A	Position.73	T	0.02213	0.0238
A	Position.74	D	0.01722	0.01805
A	Position.74	H	0.00661	0.00759
A	Position.76	A	0.00469	0.00497
A	Position.76	E	0.0049	0.00654
A	Position.76	V	0.01424	0.01413
A	Position.77	D	0.01424	0.01413
A	Position.77	N	0.00913	0.01046
A	Position.77	S	0.00046	0.00105
A	Position.79	G	0.01951	0.0191
A	Position.79	R	0.00432	0.00654
A	Position.80	I	0.00432	0.00654
A	Position.80	T	0.01951	0.0191
A	Position.81	A	0.00432	0.00654
A	Position.81	L	0.01951	0.0191
A	Position.82	L	0.00432	0.00654
A	Position.82	R	0.01951	0.0191
A	Position.83	G	0.01951	0.0191
A	Position.83	R	0.00432	0.00654
A	Position.90	A	0.01921	0.02119
A	Position.90	D	0.00462	0.00445
A	Position.95	I	0.01336	0.01256
A	Position.95	L	0.00427	0.00628
A	Position.95	V	0.00621	0.0068
A	Position.97	I	0.00652	0.00523
A	Position.97	M	0.00855	0.01125
A	Position.97	R	0.00876	0.00916
A	Position.105	P	0.00584	0.00628
A	Position.105	S	0.01799	0.01936
A	Position.107	G	0.01722	0.01805
A	Position.107	W	0.00661	0.00759
A	Position.114	E	0.0012	0.00026
A	Position.114	H	0.01123	0.01386
A	Position.114	Q	0.00355	0.00366
A	Position.114	R	0.00785	0.00785
A	Position.116	binned	0.00146	0.00052
A	Position.116	D	0.01114	0.01125
A	Position.116	Y	0.01123	0.01386
A	Position.128	K	0.01273	0.01543
A	Position.128	N	0.0111	0.0102
A	Position.143	I	0.01496	0.01569
A	Position.143	T	0.00887	0.00994
A	Position.145	K	0.0172	0.01936
A	Position.145	Q	0.00663	0.00628
A	Position.146	H	0.00887	0.00994
A	Position.146	R	0.01496	0.01569
A	Position.150	A	0.02245	0.02485
A	Position.150	T	0.00139	0.00078
A	Position.151	A	0.02156	0.02276
A	Position.151	V	0.00227	0.00288
A	Position.152	H	0.01862	0.02014
A	Position.152	R	0.00521	0.00549
A	Position.153	A	0.00323	0.00366
A	Position.153	E	0.00347	0.00209
A	Position.153	R	0.00054	0
A	Position.153	V	0.01596	0.01962
A	Position.153	W	0.00063	0.00026
A	Position.171	L	0.0135	0.0136
A	Position.171	Q	0.00397	0.00523
A	Position.171	R	0.00227	0.00288
A	Position.171	W	0.00408	0.00392
A	Position.173	A	0.02156	0.02276
A	Position.173	V	0.00227	0.00288
A	Position.176	D	0.00209	0.00131
A	Position.176	E	0.02174	0.02433
A	Position.178	R	0.0046	0.00445
A	Position.178	T	0.01923	0.02119
A	Position.181	D	0.00611	0.00837
A	Position.181	E	0.01772	0.01726
A	Position.182	G	0.00611	0.00837
A	Position.182	W	0.01772	0.01726
B	Position.9	D	0.00125	0.00054
B	Position.9	H	0.00483	0.00617
B	Position.9	Y	0.01837	0.0196
B	Position.11	A	0.0172	0.01691
B	Position.11	S	0.00726	0.0094
B	Position.12	M	0.01612	0.01611
B	Position.12	V	0.00834	0.0102
B	Position.24	A	0.0092	0.01047
B	Position.24	S	0.00804	0.0094
B	Position.24	T	0.00722	0.00644
B	Position.37	L	0.00688	0.00591
B	Position.37	Q	0.01758	0.0204
B	Position.46	A	0.01782	0.01987
B	Position.46	T	0.00664	0.00644
B	Position.50	E	0.00789	0.00698
B	Position.50	K	0.00629	0.00591
B	Position.50	M	0.00245	0.00295
B	Position.50	T	0.00783	0.01047
B	Position.51	A	0.00245	0.00295
B	Position.51	E	0.02201	0.02336
B	Position.68	E	0.01102	0.01235
B	Position.68	N	0.01344	0.01396
B	Position.70	Q	0.02315	0.02443
B	Position.70	R	0.00131	0.00188
B	Position.71	I	0.02315	0.02443
B	Position.71	N	0.00131	0.00188
B	Position.72	C	0.00372	0.00376
B	Position.72	F	0.00702	0.00725
B	Position.72	M	0.00131	0.00188
B	Position.72	S	0.00999	0.01181
B	Position.72	Y	0.00243	0.00161
B	Position.74	A	0.00432	0.00349
B	Position.74	T	0.02013	0.02282
B	Position.75	K	0.00059	0
B	Position.75	N	0.02013	0.02282
B	Position.75	Q	0.00243	0.00161
B	Position.75	S	0.00131	0.00188
B	Position.76	A	0.00432	0.00349
B	Position.76	T	0.02013	0.02282
B	Position.86	D	0.00616	0.0043
B	Position.86	Y	0.0183	0.02201
B	Position.89	D	0.00083	0.00107
B	Position.89	N	0.00851	0.00725
B	Position.89	S	0.01511	0.01799
B	Position.92	I	0.00508	0.00456
B	Position.92	N	0.01511	0.01799
B	Position.92	T	0.00427	0.00376
B	Position.93	A	0.00851	0.00725
B	Position.93	L	0.01594	0.01906
B	Position.94	L	0.00935	0.00832
B	Position.94	R	0.01511	0.01799
B	Position.95	G	0.01511	0.01799
B	Position.95	R	0.00935	0.00832
B	Position.107	I	0.00787	0.00832
B	Position.107	T	0.01659	0.01799
B	Position.108	I	0.00806	0.0094
B	Position.108	L	0.012	0.01181
B	Position.108	W	0.0044	0.0051
B	Position.110	N	0.00059	0
B	Position.110	R	0.0134	0.0153
B	Position.110	S	0.00508	0.0051
B	Position.110	T	0.00324	0.00376
B	Position.110	V	0.00066	0.00107
B	Position.110	W	0.00148	0.00107
B	Position.116	L	0.00603	0.00725
B	Position.116	V	0.01843	0.01906
B	Position.126	H	0.01816	0.02121
B	Position.126	Y	0.00629	0.0051
B	Position.127	D	0.01183	0.01289
B	Position.127	H	0.00078	0
B	Position.127	N	0.01185	0.01342
B	Position.129	D	0.00387	0.00215
B	Position.129	F	0.0037	0.00564
B	Position.129	L	0.00163	0.00161
B	Position.129	S	0.0066	0.00832
B	Position.129	Y	0.00866	0.00859
B	Position.144	R	0.0058	0.00537
B	Position.144	S	0.01866	0.02094
B	Position.165	E	0.00804	0.00698
B	Position.165	V	0.01642	0.01933
B	Position.169	D	0.00322	0.00349
B	Position.169	L	0.01807	0.0196
B	Position.169	R	0.00171	0.00161
B	Position.169	W	0.00146	0.00161
B	Position.171	A	0.02277	0.02336
B	Position.171	T	0.00169	0.00295
B	Position.176	E	0.00491	0.00483
B	Position.176	L	0.01329	0.01423
B	Position.176	T	0.00626	0.00725
B	Position.180	S	0.00328	0.00295
B	Position.180	W	0.02118	0.02336
B	Position.184	H	0.00455	0.0043
B	Position.184	Y	0.01991	0.02201
B	Position.190	D	0.00455	0.00349
B	Position.190	E	0.01991	0.02282
B	Position.191	K	0.00264	0.00242
B	Position.191	T	0.02182	0.02389
B	Position.193	E	0.00455	0.00349
B	Position.193	Q	0.01991	0.02282
C	Position.9	D	0.01115	0.01387
C	Position.9	F	0.00199	0.00041
C	Position.9	S	0.00643	0.00857
C	Position.9	Y	0.01761	0.01714
C	Position.11	A	0.02876	0.03101
C	Position.11	S	0.00841	0.00898
C	Position.14	R	0.03115	0.03305
C	Position.14	W	0.00602	0.00694
C	Position.21	H	0.00723	0.00938
C	Position.21	R	0.02994	0.0306
C	Position.24	A	0.02403	0.0257
C	Position.24	S	0.01314	0.01428
C	Position.35	Q	0.00452	0.00326
C	Position.35	R	0.03265	0.03672
C	Position.49	A	0.03115	0.03305
C	Position.49	E	0.00602	0.00694
C	Position.71	K	0.03193	0.0355
C	Position.71	N	0.00524	0.00449
C	Position.78	A	0.02058	0.02407
C	Position.78	T	0.0166	0.01591
C	Position.82	N	0.01435	0.01714
C	Position.82	S	0.02282	0.02285
C	Position.85	K	0.01435	0.01714
C	Position.85	N	0.02282	0.02285
C	Position.95	A	0.02	0.01918
C	Position.95	D	0.01718	0.02081
C	Position.99	I	0.00571	0.00694
C	Position.99	T	0.03147	0.03305
C	Position.102	R	0.02755	0.02938
C	Position.102	W	0.00963	0.01061
C	Position.104	C	0.00199	0.00041
C	Position.104	F	0.00648	0.00898
C	Position.104	S	0.00421	0.00612
C	Position.104	Y	0.0245	0.02448
C	Position.108	L	0.03277	0.03468
C	Position.108	V	0.00441	0.0053
C	Position.119	D	0.02579	0.02897
C	Position.119	N	0.01138	0.01102
C	Position.121	F	0.01176	0.01102
C	Position.121	L	0.00124	0.00163
C	Position.121	S	0.01784	0.02244
C	Position.121	Y	0.00634	0.0049
C	Position.143	K	0.00395	0.00204
C	Position.143	T	0.03323	0.03794
C	Position.159	L	0.00925	0.00938
C	Position.159	W	0.02793	0.0306
C	Position.164	A	0.01092	0.0102
C	Position.164	E	0.02568	0.02856
C	Position.164	T	0.00058	0.00122
C	Position.168	D	0.00032	0
C	Position.168	L	0.01524	0.01754
C	Position.168	Q	0.00245	0.00122
C	Position.168	R	0.01239	0.01142
C	Position.168	W	0.00677	0.00979
C	Position.175	E	0.00231	0.00286
C	Position.175	L	0.00441	0.0053
C	Position.175	T	0.03046	0.03182
C	Position.185	E	0.03277	0.03468
C	Position.185	K	0.00441	0.0053
C	Position.201	E	0.03233	0.03672
C	Position.201	K	0.00484	0.00326
DRB1	Position.9	E	0.02175	0.02569
DRB1	Position.9	K	0.00091	0.00076
DRB1	Position.9	W	0.01177	0.01058
DRB1	Position.10	E	0.00045	0
DRB1	Position.10	Q	0.01887	0.01776
DRB1	Position.10	Y	0.0151	0.01927
DRB1	Position.11	D	0.00091	0.00076
DRB1	Position.11	G	0.00467	0.00264
DRB1	Position.11	L	0.00294	0.0034
DRB1	Position.11	P	0.00416	0.00453
DRB1	Position.11	S	0.0151	0.01927
DRB1	Position.11	V	0.00664	0.00642
DRB1	Position.12	K	0.01932	0.01776
DRB1	Position.12	T	0.0151	0.01927
DRB1	Position.13	F	0.0043	0.00416
DRB1	Position.13	G	0.00326	0.00491
DRB1	Position.13	H	0.00619	0.00642
DRB1	Position.13	R	0.00416	0.00453
DRB1	Position.13	S	0.01185	0.01436
DRB1	Position.13	Y	0.00467	0.00264
DRB1	Position.14	E	0.02975	0.03438
DRB1	Position.14	K	0.00467	0.00264
DRB1	Position.16	H	0.03117	0.03211
DRB1	Position.16	Y	0.00326	0.00491
DRB1	Position.25	Q	0.00467	0.00264
DRB1	Position.25	R	0.02975	0.03438
DRB1	Position.27	F	0.02586	0.02947
DRB1	Position.27	L	0.00419	0.0034
DRB1	Position.27	Y	0.00438	0.00416
DRB1	Position.29	D	0.02279	0.02645
DRB1	Position.29	E	0.01073	0.00982
DRB1	Position.29	H	0.00091	0.00076
DRB1	Position.31	binned	0.00136	0.00076
DRB1	Position.31	C	0.00294	0.0034
DRB1	Position.31	H	0.00109	0.00038
DRB1	Position.31	L	0.00467	0.00264
DRB1	Position.31	Y	0.02436	0.02985
DRB1	Position.32	F	0.03013	0.03287
DRB1	Position.32	I	0.00384	0.00416
DRB1	Position.32	V	0.00045	0
DRB1	Position.33	H	0.00985	0.01058
DRB1	Position.33	Y	0.02458	0.02645
DRB1	Position.34	H	0.00619	0.00642
DRB1	Position.34	N	0.02823	0.0306
DRB1	Position.38	F	0.00496	0.00264
DRB1	Position.38	L	8e-04	0
DRB1	Position.38	N	0.00921	0.01133
DRB1	Position.38	S	0.00715	0.00793
DRB1	Position.38	Y	0.0123	0.01511
DRB1	Position.48	F	0.01332	0.0136
DRB1	Position.48	Y	0.02111	0.02342
DRB1	Position.58	binned	0.00165	0.00227
DRB1	Position.58	D	0.02639	0.03136
DRB1	Position.58	V	0.00638	0.0034
DRB1	Position.59	A	0.03162	0.034
DRB1	Position.59	E	0.0028	0.00302
DRB1	Position.68	F	0.00619	0.00907
DRB1	Position.68	I	0.0127	0.01133
DRB1	Position.68	L	0.01553	0.01662
DRB1	Position.71	D	0.01553	0.01625
DRB1	Position.71	Q	0.01724	0.02002
DRB1	Position.71	R	0.00165	0.00076
DRB1	Position.72	A	0.00315	0.00378
DRB1	Position.72	E	0.00376	0.00416
DRB1	Position.72	K	0.00534	0.00529
DRB1	Position.72	R	0.02217	0.0238
DRB1	Position.74	A	0.02586	0.03098
DRB1	Position.74	G	0.00857	0.00604
DRB1	Position.75	A	0.01841	0.02078
DRB1	Position.75	E	0.00499	0.00529
DRB1	Position.75	L	0.00245	0.00491
DRB1	Position.75	Q	0.00467	0.00264
DRB1	Position.75	R	0.0039	0.0034
DRB1	Position.78	N	0.0039	0.0034
DRB1	Position.78	T	0.03053	0.03362
DRB1	Position.79	V	0.00558	0.0034
DRB1	Position.79	Y	0.02885	0.03362
DRB1	Position.86	A	0.00197	0.00076
DRB1	Position.86	V	0.03245	0.03627
DRB1	Position.87	G	0.02121	0.02153
DRB1	Position.87	V	0.01321	0.01549
DQA1	Position.11	C	0.01105	0.01233
DQA1	Position.11	Y	0.02768	0.02933
DQA1	Position.18	F	0.01105	0.01233
DQA1	Position.18	S	0.02768	0.02933
DQA1	Position.25	F	0.00738	0.00553
DQA1	Position.25	Y	0.03134	0.03613
DQA1	Position.26	S	0.00829	0.00808
DQA1	Position.26	T	0.03044	0.03358
DQA1	Position.34	E	0.01744	0.01488
DQA1	Position.34	Q	0.02128	0.02678
DQA1	Position.40	E	0.02441	0.02338
DQA1	Position.40	G	0.01432	0.01828
DQA1	Position.41	K	0.00231	0.00255
DQA1	Position.41	R	0.03641	0.0391
DQA1	Position.45	A	0.01105	0.01233
DQA1	Position.45	V	0.02768	0.02933
DQA1	Position.47	C	0.01432	0.01828
DQA1	Position.47	K	0.00507	0.00298
DQA1	Position.47	Q	0.00829	0.00808
DQA1	Position.47	R	0.01105	0.01233
DQA1	Position.48	L	0.02768	0.02933
DQA1	Position.48	W	0.01105	0.01233
DQA1	Position.50	E	0.01105	0.01233
DQA1	Position.50	L	0.01336	0.01105
DQA1	Position.50	V	0.01432	0.01828
DQA1	Position.51	F	0.02441	0.02338
DQA1	Position.51	L	0.01432	0.01828
DQA1	Position.52	H	0.00507	0.00298
DQA1	Position.52	R	0.0226	0.02635
DQA1	Position.52	S	0.01105	0.01233
DQA1	Position.53	K	0.01105	0.01233
DQA1	Position.53	Q	0.01432	0.01828
DQA1	Position.53	R	0.01336	0.01105
DQA1	Position.54	F	0.03365	0.03868
DQA1	Position.54	L	0.00507	0.00298
DQA1	Position.55	G	0.01105	0.01233
DQA1	Position.55	R	0.02768	0.02933
DQA1	Position.56	G	0.01105	0.01233
DQA1	Position.56	InDel	0.01939	0.02125
DQA1	Position.56	R	0.00829	0.00808
DQA1	Position.61	F	0.02768	0.02933
DQA1	Position.61	G	0.01105	0.01233
DQA1	Position.64	R	0.01105	0.01233
DQA1	Position.64	T	0.02768	0.02933
DQA1	Position.66	I	0.02768	0.02933
DQA1	Position.66	M	0.01105	0.01233
DQA1	Position.69	A	0.01105	0.01233
DQA1	Position.69	L	0.02456	0.02423
DQA1	Position.69	T	0.00312	0.0051
DQA1	Position.75	I	0.02753	0.02848
DQA1	Position.75	S	0.0112	0.01318
DQA1	Position.76	L	0.01939	0.02125
DQA1	Position.76	M	0.01105	0.01233
DQA1	Position.76	V	0.00829	0.00808
DQA1	Position.80	S	0.02768	0.02933
DQA1	Position.80	Y	0.01105	0.01233
DQB1	Position.9	F	0.00532	0.00809
DQB1	Position.9	L	0.00037	0.00035
DQB1	Position.9	Y	0.02636	0.02603
DQB1	Position.13	A	0.00807	0.00985
DQB1	Position.13	G	0.02397	0.02462
DQB1	Position.14	L	0.0036	0.00317
DQB1	Position.14	M	0.02845	0.03131
DQB1	Position.26	G	0.00636	0.00809
DQB1	Position.26	L	0.01761	0.01653
DQB1	Position.26	Y	0.00807	0.00985
DQB1	Position.28	S	0.00676	0.00492
DQB1	Position.28	T	0.02529	0.02955
DQB1	Position.30	H	0.00576	0.00563
DQB1	Position.30	S	0.00676	0.00492
DQB1	Position.30	Y	0.01953	0.02392
DQB1	Position.37	D	0.00037	0.00035
DQB1	Position.37	I	0.00676	0.00492
DQB1	Position.37	Y	0.02492	0.0292
DQB1	Position.38	A	0.02132	0.02603
DQB1	Position.38	V	0.01073	0.00844
DQB1	Position.45	E	0.0077	0.0095
DQB1	Position.45	G	0.02435	0.02497
DQB1	Position.46	E	0.00676	0.00492
DQB1	Position.46	V	0.02529	0.02955
DQB1	Position.47	F	0.00676	0.00492
DQB1	Position.47	Y	0.02529	0.02955
DQB1	Position.52	L	0.00676	0.00492
DQB1	Position.52	P	0.02529	0.02955
DQB1	Position.53	L	0.0231	0.02533
DQB1	Position.53	Q	0.00894	0.00915
DQB1	Position.55	L	0.00676	0.00492
DQB1	Position.55	P	0.01359	0.01548
DQB1	Position.55	R	0.0117	0.01407
DQB1	Position.56	L	0.00276	0.00492
DQB1	Position.56	P	0.02929	0.02955
DQB1	Position.57	A	0.01178	0.0102
DQB1	Position.57	D	0.01615	0.02075
DQB1	Position.57	V	0.00412	0.00352
DQB1	Position.66	D	0.00989	0.0102
DQB1	Position.66	E	0.02216	0.02427
DQB1	Position.67	I	0.00989	0.0102
DQB1	Position.67	V	0.02216	0.02427
DQB1	Position.70	E	0.00276	0.00492
DQB1	Position.70	G	0.00783	0.00844
DQB1	Position.70	R	0.02146	0.0211
DQB1	Position.71	A	0.0036	0.00317
DQB1	Position.71	D	0.00276	0.00492
DQB1	Position.71	K	0.00676	0.00492
DQB1	Position.71	T	0.01893	0.02146
DQB1	Position.74	A	0.00676	0.00492
DQB1	Position.74	E	0.01893	0.02146
DQB1	Position.74	S	0.00636	0.00809
DQB1	Position.75	L	0.01893	0.02146
DQB1	Position.75	V	0.01312	0.01301
DQB1	Position.77	R	0.01036	0.00809
DQB1	Position.77	T	0.02169	0.02638
DQB1	Position.84	E	0.00894	0.00915
DQB1	Position.84	Q	0.0231	0.02533
DQB1	Position.85	L	0.0231	0.02533
DQB1	Position.85	V	0.00894	0.00915
DQB1	Position.86	A	0.0082	0.00879
DQB1	Position.86	E	0.0231	0.02533
DQB1	Position.86	G	0.00075	0.00035
DQB1	Position.87	F	0.0046	0.00563
DQB1	Position.87	L	0.0231	0.02533
DQB1	Position.87	Y	0.00435	0.00352
DQB1	Position.89	G	0.00894	0.00915
DQB1	Position.89	T	0.0231	0.02533
DQB1	Position.90	I	0.00894	0.00915
DQB1	Position.90	T	0.0231	0.02533
DPB1	Position.8	L	0.04812	0.05026
DPB1	Position.8	V	0.01827	0.02112
DPB1	Position.9	F	0.04812	0.05026
DPB1	Position.9	H	0.00509	0.00728
DPB1	Position.9	Y	0.01317	0.01384
DPB1	Position.11	G	0.05378	0.05973
DPB1	Position.11	L	0.01261	0.01165
DPB1	Position.42	F	0.05671	0.059
DPB1	Position.42	L	0.0016	0.00291
DPB1	Position.42	Y	0.00808	0.00947
DPB1	Position.43	A	0.02949	0.02622
DPB1	Position.43	V	0.0369	0.04516
DPB1	Position.62	A	0.02949	0.02622
DPB1	Position.62	D	0.0351	0.04225
DPB1	Position.62	E	0.0018	0.00291
DPB1	Position.63	A	0.03129	0.02913
DPB1	Position.63	E	0.0351	0.04225
DPB1	Position.64	D	0.00926	0.00874
DPB1	Position.64	E	0.05712	0.06264
DPB1	Position.72	I	0.05769	0.06482
DPB1	Position.72	L	0.0087	0.00656
DPB1	Position.76	E	0.01492	0.0153
DPB1	Position.76	K	0.04997	0.05536
DPB1	Position.76	R	0.00149	0.00073
DPB1	Position.83	I	0.00139	0
DPB1	Position.83	M	0.051	0.05244
DPB1	Position.83	V	0.014	0.01894
DPB1	Position.92	E	0.01997	0.02331
DPB1	Position.92	G	0.04642	0.04807
DPB1	Position.93	A	0.01997	0.02331
DPB1	Position.93	P	0.04642	0.04807
DPB1	Position.94	M	0.04642	0.04807
DPB1	Position.94	V	0.01997	0.02331
