## Supplemental File 1 for "Minimal observed impact of HLA genotype on hospitalization and severity of SARS-CoV-2 infection": AA_OR.txt

Locus	Position	Residue	OR	CI.lower	CI.upper	p.value	sig
A	Position.9	F	1.02	0.66	1.57	0.92307	NS
A	Position.9	S	1.07	0.62	1.78	0.77824	NS
A	Position.9	T	1.08	0.52	2.04	0.81754	NS
A	Position.9	Y	0.85	0.47	1.47	0.55809	NS
A	Position.44	K	1.2	0.56	2.33	0.58507	NS
A	Position.44	R	0.83	0.43	1.78	0.58507	NS
A	Position.56	G	1.56	0.67	4.45	0.30101	NS
A	Position.56	R	0.64	0.22	1.5	0.30101	NS
A	Position.62	E	1.41	0.81	2.37	0.17971	NS
A	Position.62	G	1.09	0.67	1.74	0.69537	NS
A	Position.62	L	1.18	0.36	3.04	0.72312	NS
A	Position.62	Q	0.83	0.51	1.33	0.42978	NS
A	Position.62	R	0.75	0.39	1.36	0.32814	NS
A	Position.63	E	1.21	0.71	2.15	0.46754	NS
A	Position.63	N	0.75	0.39	1.36	0.32814	NS
A	Position.63	Q	1.18	0.36	3.04	0.72312	NS
A	Position.65	G	1.41	0.81	2.37	0.17971	NS
A	Position.65	R	0.71	0.42	1.24	0.17971	NS
A	Position.66	K	1.33	0.86	2.05	0.1747	NS
A	Position.66	N	0.75	0.49	1.16	0.1747	NS
A	Position.67	M	1.2	0.56	2.33	0.58507	NS
A	Position.67	V	0.83	0.43	1.78	0.58507	NS
A	Position.70	H	1.35	0.82	2.29	0.22523	NS
A	Position.70	Q	0.74	0.44	1.22	0.22523	NS
A	Position.73	I	1	0.38	2.24	0.99672	NS
A	Position.73	T	1	0.45	2.63	0.99672	NS
A	Position.74	D	0.91	0.57	1.49	0.69537	NS
A	Position.74	H	1.09	0.67	1.74	0.69537	NS
A	Position.76	A	0.98	0.55	1.67	0.94217	NS
A	Position.76	E	1.32	0.79	2.16	0.24356	NS
A	Position.76	V	0.83	0.54	1.28	0.36451	NS
A	Position.77	D	0.83	0.54	1.28	0.36451	NS
A	Position.77	N	1.11	0.71	1.72	0.62084	NS
A	Position.77	S	2.15	0.53	6.42	0.15261	NS
A	Position.79	G	0.65	0.4	1.09	0.070987	NS
A	Position.79	R	1.55	0.92	2.53	0.070987	NS
A	Position.80	I	1.55	0.92	2.53	0.070987	NS
A	Position.80	T	0.65	0.4	1.09	0.070987	NS
A	Position.81	A	1.55	0.92	2.53	0.070987	NS
A	Position.81	L	0.65	0.4	1.09	0.070987	NS
A	Position.82	L	1.55	0.92	2.53	0.070987	NS
A	Position.82	R	0.65	0.4	1.09	0.070987	NS
A	Position.83	G	0.65	0.4	1.09	0.070987	NS
A	Position.83	R	1.55	0.92	2.53	0.070987	NS
A	Position.90	A	1.15	0.66	2.1	0.62256	NS
A	Position.90	D	0.87	0.48	1.52	0.62256	NS
A	Position.95	I	0.75	0.49	1.16	0.1747	NS
A	Position.95	L	1.49	0.88	2.44	0.10474	NS
A	Position.95	V	1.03	0.62	1.66	0.9162	NS
A	Position.97	I	0.68	0.39	1.14	0.13425	NS
A	Position.97	M	1.4	0.9	2.16	0.1133	NS
A	Position.97	R	0.96	0.6	1.49	0.83838	NS
A	Position.105	P	1	0.59	1.64	0.99888	NS
A	Position.105	S	1	0.61	1.69	0.99888	NS
A	Position.107	G	0.91	0.57	1.49	0.69537	NS
A	Position.107	W	1.09	0.67	1.74	0.69537	NS
A	Position.114	E	0.19	0	1.15	0.07154	NS
A	Position.114	H	1.32	0.86	2.04	0.18417	NS
A	Position.114	Q	0.95	0.49	1.73	0.87246	NS
A	Position.114	R	0.9	0.56	1.42	0.6352	NS
A	Position.116	binned	0.32	0.04	1.23	0.096441	NS
A	Position.116	D	0.89	0.57	1.37	0.58337	NS
A	Position.116	Y	1.32	0.86	2.04	0.18417	NS
A	Position.128	K	1.32	0.85	2.06	0.1934	NS
A	Position.128	N	0.76	0.48	1.17	0.1934	NS
A	Position.143	I	0.94	0.6	1.47	0.75728	NS
A	Position.143	T	1.07	0.68	1.66	0.75728	NS
A	Position.145	K	1.19	0.73	2	0.47581	NS
A	Position.145	Q	0.84	0.5	1.37	0.47581	NS
A	Position.146	H	1.07	0.68	1.66	0.75728	NS
A	Position.146	R	0.94	0.6	1.47	0.75728	NS
A	Position.150	A	1.95	0.62	9.87	0.25398	NS
A	Position.150	T	0.51	0.1	1.6	0.25398	NS
A	Position.151	A	0.83	0.43	1.78	0.58507	NS
A	Position.151	V	1.2	0.56	2.33	0.58507	NS
A	Position.152	H	1.03	0.61	1.78	0.92052	NS
A	Position.152	R	0.97	0.56	1.63	0.92052	NS
A	Position.153	A	1.06	0.54	1.93	0.84124	NS
A	Position.153	E	0.52	0.21	1.1	0.078953	NS
A	Position.153	R	0	0	1.78	0.1336	NS
A	Position.153	V	1.61	0.98	2.73	0.051288	NS
A	Position.153	W	0.38	0.01	2.32	0.32549	NS
A	Position.171	L	0.86	0.56	1.34	0.48774	NS
A	Position.171	Q	1.28	0.73	2.17	0.34103	NS
A	Position.171	R	1.2	0.56	2.33	0.58507	NS
A	Position.171	W	0.87	0.46	1.56	0.64278	NS
A	Position.173	A	0.83	0.43	1.78	0.58507	NS
A	Position.173	V	1.2	0.56	2.33	0.58507	NS
A	Position.176	D	0.56	0.17	1.4	0.21072	NS
A	Position.176	E	1.79	0.72	5.74	0.21072	NS
A	Position.178	R	0.88	0.48	1.53	0.63541	NS
A	Position.178	T	1.14	0.66	2.09	0.63541	NS
A	Position.181	D	1.4	0.87	2.22	0.12879	NS
A	Position.181	E	0.71	0.45	1.14	0.12879	NS
A	Position.182	G	1.4	0.87	2.22	0.12879	NS
A	Position.182	W	0.71	0.45	1.14	0.12879	NS
B	Position.9	D	0.39	0.05	1.49	0.1739	NS
B	Position.9	H	1.24	0.73	2.06	0.37736	NS
B	Position.9	Y	0.97	0.59	1.62	0.89007	NS
B	Position.11	A	0.76	0.49	1.21	0.21011	NS
B	Position.11	S	1.32	0.83	2.06	0.21011	NS
B	Position.12	M	0.82	0.53	1.28	0.34858	NS
B	Position.12	V	1.22	0.78	1.9	0.34858	NS
B	Position.24	A	1.1	0.7	1.7	0.66507	NS
B	Position.24	S	1.13	0.72	1.77	0.56371	NS
B	Position.24	T	0.77	0.46	1.26	0.28952	NS
B	Position.37	L	0.74	0.43	1.22	0.22511	NS
B	Position.37	Q	1.35	0.82	2.32	0.22511	NS
B	Position.46	A	1.15	0.7	1.93	0.56983	NS
B	Position.46	T	0.87	0.52	1.42	0.56983	NS
B	Position.50	E	0.76	0.46	1.22	0.2415	NS
B	Position.50	K	0.84	0.49	1.38	0.47166	NS
B	Position.50	M	1.14	0.53	2.21	0.69798	NS
B	Position.50	T	1.4	0.9	2.18	0.11308	NS
B	Position.51	A	1.14	0.53	2.21	0.69798	NS
B	Position.51	E	0.88	0.45	1.87	0.69798	NS
B	Position.68	E	1.08	0.7	1.66	0.71559	NS
B	Position.68	N	0.93	0.6	1.43	0.71559	NS
B	Position.70	Q	0.73	0.33	1.95	0.4517	NS
B	Position.70	R	1.36	0.51	3.08	0.4517	NS
B	Position.71	I	0.73	0.33	1.95	0.4517	NS
B	Position.71	N	1.36	0.51	3.08	0.4517	NS
B	Position.72	C	0.93	0.48	1.69	0.8089	NS
B	Position.72	F	0.95	0.57	1.52	0.81119	NS
B	Position.72	M	1.36	0.51	3.08	0.4517	NS
B	Position.72	S	1.18	0.76	1.82	0.43272	NS
B	Position.72	Y	0.59	0.21	1.38	0.21946	NS
B	Position.74	A	0.71	0.36	1.31	0.26662	NS
B	Position.74	T	1.4	0.76	2.79	0.26662	NS
B	Position.75	K	0	0	1.66	0.12065	NS
B	Position.75	N	1.4	0.76	2.79	0.26662	NS
B	Position.75	Q	0.59	0.21	1.38	0.21946	NS
B	Position.75	S	1.36	0.51	3.08	0.4517	NS
B	Position.76	A	0.71	0.36	1.31	0.26662	NS
B	Position.76	T	1.4	0.76	2.79	0.26662	NS
B	Position.86	D	0.58	0.31	1.02	0.04932	*
B	Position.86	Y	1.73	0.98	3.21	0.04932	*
B	Position.89	D	1.21	0.31	3.42	0.72607	NS
B	Position.89	N	0.71	0.43	1.14	0.14466	NS
B	Position.89	S	1.34	0.85	2.15	0.19488	NS
B	Position.92	I	0.8	0.44	1.39	0.41796	NS
B	Position.92	N	1.34	0.85	2.15	0.19488	NS
B	Position.92	T	0.79	0.41	1.43	0.42498	NS
B	Position.93	A	0.71	0.43	1.14	0.14466	NS
B	Position.93	L	1.4	0.87	2.31	0.14466	NS
B	Position.94	L	0.75	0.47	1.18	0.19488	NS
B	Position.94	R	1.34	0.85	2.15	0.19488	NS
B	Position.95	G	1.34	0.85	2.15	0.19488	NS
B	Position.95	R	0.75	0.47	1.18	0.19488	NS
B	Position.107	I	0.98	0.61	1.54	0.91247	NS
B	Position.107	T	1.03	0.65	1.65	0.91247	NS
B	Position.108	I	1.13	0.71	1.77	0.57459	NS
B	Position.108	L	0.85	0.55	1.3	0.42573	NS
B	Position.108	W	1.1	0.61	1.87	0.72787	NS
B	Position.110	N	0	0	1.66	0.12065	NS
B	Position.110	R	1.15	0.74	1.78	0.51954	NS
B	Position.110	S	0.92	0.52	1.56	0.74371	NS
B	Position.110	T	1.09	0.56	1.99	0.77244	NS
B	Position.110	V	1.53	0.39	4.4	0.42935	NS
B	Position.110	W	0.66	0.17	1.82	0.42641	NS
B	Position.116	L	1.16	0.7	1.87	0.52194	NS
B	Position.116	V	0.86	0.53	1.42	0.52194	NS
B	Position.126	H	1.44	0.85	2.56	0.16334	NS
B	Position.126	Y	0.69	0.39	1.18	0.16334	NS
B	Position.127	D	1.02	0.66	1.58	0.90764	NS
B	Position.127	H	0	0	1.22	0.07321	NS
B	Position.127	N	1.11	0.72	1.71	0.62351	NS
B	Position.129	D	0.47	0.2	0.99	0.042387	*
B	Position.129	F	1.53	0.88	2.58	0.096537	NS
B	Position.129	L	0.91	0.32	2.15	0.83462	NS
B	Position.129	S	1.25	0.78	1.98	0.3186	NS
B	Position.129	Y	0.88	0.55	1.39	0.57953	NS
B	Position.144	R	0.82	0.47	1.39	0.45579	NS
B	Position.144	S	1.21	0.72	2.13	0.45579	NS
B	Position.165	E	0.74	0.45	1.19	0.1963	NS
B	Position.165	V	1.36	0.84	2.25	0.1963	NS
B	Position.169	D	1.01	0.5	1.87	0.98042	NS
B	Position.169	L	1.03	0.64	1.73	0.89386	NS
B	Position.169	R	0.87	0.3	2.04	0.74796	NS
B	Position.169	W	1.03	0.36	2.43	0.95075	NS
B	Position.171	A	0.59	0.3	1.26	0.11039	NS
B	Position.171	T	1.71	0.79	3.36	0.11039	NS
B	Position.176	E	0.9	0.5	1.54	0.68301	NS
B	Position.176	L	0.99	0.64	1.53	0.96035	NS
B	Position.176	T	1.11	0.67	1.78	0.66716	NS
B	Position.180	S	0.82	0.39	1.57	0.53834	NS
B	Position.180	W	1.22	0.64	2.6	0.53834	NS
B	Position.184	H	0.85	0.46	1.5	0.57509	NS
B	Position.184	Y	1.17	0.67	2.18	0.57509	NS
B	Position.190	D	0.67	0.34	1.23	0.18688	NS
B	Position.190	E	1.49	0.81	2.97	0.18688	NS
B	Position.191	K	0.84	0.36	1.71	0.62263	NS
B	Position.191	T	1.19	0.58	2.76	0.62263	NS
B	Position.193	E	0.67	0.34	1.23	0.18688	NS
B	Position.193	Q	1.49	0.81	2.97	0.18688	NS
C	Position.9	D	1.24	0.78	1.94	0.32981	NS
C	Position.9	F	0.18	0	1.08	0.05907	NS
C	Position.9	S	1.3	0.75	2.19	0.29907	NS
C	Position.9	Y	0.83	0.54	1.29	0.38879	NS
C	Position.11	A	1.01	0.61	1.74	0.96603	NS
C	Position.11	S	0.99	0.58	1.64	0.96603	NS
C	Position.14	R	0.92	0.53	1.69	0.76717	NS
C	Position.14	W	1.09	0.59	1.89	0.76717	NS
C	Position.21	H	1.27	0.74	2.1	0.33608	NS
C	Position.21	R	0.79	0.48	1.35	0.33608	NS
C	Position.24	A	0.98	0.63	1.56	0.94185	NS
C	Position.24	S	1.02	0.64	1.59	0.94185	NS
C	Position.35	Q	0.64	0.26	1.35	0.23734	NS
C	Position.35	R	1.56	0.74	3.79	0.23734	NS
C	Position.49	A	0.92	0.53	1.69	0.76717	NS
C	Position.49	E	1.09	0.59	1.89	0.76717	NS
C	Position.71	K	1.3	0.67	2.75	0.42632	NS
C	Position.71	N	0.77	0.36	1.48	0.42632	NS
C	Position.78	A	1.22	0.79	1.91	0.35093	NS
C	Position.78	T	0.82	0.52	1.27	0.35093	NS
C	Position.82	N	1.19	0.77	1.84	0.40516	NS
C	Position.82	S	0.84	0.54	1.3	0.40516	NS
C	Position.85	K	1.19	0.77	1.84	0.40516	NS
C	Position.85	N	0.84	0.54	1.3	0.40516	NS
C	Position.95	A	0.79	0.51	1.22	0.26394	NS
C	Position.95	D	1.26	0.82	1.95	0.26394	NS
C	Position.99	I	1.16	0.63	2.02	0.59816	NS
C	Position.99	T	0.86	0.49	1.59	0.59816	NS
C	Position.102	R	0.97	0.6	1.61	0.88931	NS
C	Position.102	W	1.03	0.62	1.67	0.88931	NS
C	Position.104	C	0.18	0	1.08	0.05907	NS
C	Position.104	F	1.37	0.79	2.28	0.21152	NS
C	Position.104	S	1.42	0.74	2.55	0.23458	NS
C	Position.104	Y	0.82	0.53	1.28	0.34858	NS
C	Position.108	L	0.88	0.47	1.76	0.67947	NS
C	Position.108	V	1.14	0.57	2.11	0.67947	NS
C	Position.119	D	1.16	0.72	1.91	0.52428	NS
C	Position.119	N	0.86	0.52	1.38	0.52428	NS
C	Position.121	F	0.82	0.5	1.32	0.4016	NS
C	Position.121	L	1.23	0.31	3.5	0.69297	NS
C	Position.121	S	1.39	0.9	2.15	0.12019	NS
C	Position.121	Y	0.68	0.33	1.28	0.21863	NS
C	Position.143	K	0.45	0.14	1.12	0.082253	NS
C	Position.143	T	2.21	0.89	7.08	0.082253	NS
C	Position.159	L	0.93	0.54	1.52	0.75456	NS
C	Position.159	W	1.08	0.66	1.84	0.75456	NS
C	Position.164	A	0.82	0.49	1.34	0.41622	NS
C	Position.164	E	1.12	0.7	1.83	0.62571	NS
C	Position.164	T	2.01	0.37	6.94	0.25868	NS
C	Position.168	D	0	0	5.29	0.35873	NS
C	Position.168	L	1.12	0.72	1.74	0.57792	NS
C	Position.168	Q	0.45	0.09	1.4	0.16707	NS
C	Position.168	R	0.8	0.49	1.28	0.33379	NS
C	Position.168	W	1.46	0.86	2.39	0.12439	NS
C	Position.175	E	1.16	0.44	2.61	0.71092	NS
C	Position.175	L	1.14	0.57	2.11	0.67947	NS
C	Position.175	T	0.86	0.51	1.51	0.56194	NS
C	Position.185	E	0.88	0.47	1.76	0.67947	NS
C	Position.185	K	1.14	0.57	2.11	0.67947	NS
C	Position.201	E	1.68	0.8	4.09	0.16335	NS
C	Position.201	K	0.59	0.24	1.25	0.16335	NS
DRB1	Position.9	E	1.32	0.83	2.14	0.21803	NS
DRB1	Position.9	K	0.77	0.09	3.08	0.72097	NS
DRB1	Position.9	W	0.77	0.47	1.23	0.25727	NS
DRB1	Position.10	E	0	0	3.21	0.25285	NS
DRB1	Position.10	Q	0.76	0.49	1.17	0.18958	NS
DRB1	Position.10	Y	1.39	0.9	2.14	0.11685	NS
DRB1	Position.11	D	0.77	0.09	3.08	0.72097	NS
DRB1	Position.11	G	0.49	0.19	1.08	0.069359	NS
DRB1	Position.11	L	1.08	0.47	2.23	0.82291	NS
DRB1	Position.11	P	1.01	0.49	1.92	0.96456	NS
DRB1	Position.11	S	1.39	0.9	2.14	0.11685	NS
DRB1	Position.11	V	0.88	0.48	1.53	0.63541	NS
DRB1	Position.12	K	0.72	0.47	1.11	0.11685	NS
DRB1	Position.12	T	1.39	0.9	2.14	0.11685	NS
DRB1	Position.13	F	0.89	0.42	1.71	0.71598	NS
DRB1	Position.13	G	1.46	0.73	2.74	0.22003	NS
DRB1	Position.13	H	0.96	0.52	1.67	0.874	NS
DRB1	Position.13	R	1.01	0.49	1.92	0.96456	NS
DRB1	Position.13	S	1.21	0.77	1.87	0.38247	NS
DRB1	Position.13	Y	0.49	0.19	1.08	0.069359	NS
DRB1	Position.14	E	2.04	0.93	5.3	0.069359	NS
DRB1	Position.14	K	0.49	0.19	1.08	0.069359	NS
DRB1	Position.16	H	0.68	0.37	1.38	0.22003	NS
DRB1	Position.16	Y	1.46	0.73	2.74	0.22003	NS
DRB1	Position.25	Q	0.49	0.19	1.08	0.069359	NS
DRB1	Position.25	R	2.04	0.93	5.3	0.069359	NS
DRB1	Position.27	F	1.29	0.77	2.27	0.3211	NS
DRB1	Position.27	L	0.73	0.32	1.49	0.37969	NS
DRB1	Position.27	Y	0.87	0.41	1.68	0.66864	NS
DRB1	Position.29	D	1.28	0.8	2.09	0.2903	NS
DRB1	Position.29	E	0.8	0.48	1.29	0.33844	NS
DRB1	Position.29	H	0.77	0.09	3.08	0.72097	NS
DRB1	Position.31	binned	0.51	0.06	1.98	0.34084	NS
DRB1	Position.31	C	1.08	0.47	2.23	0.82291	NS
DRB1	Position.31	H	0.31	0.01	1.9	0.22928	NS
DRB1	Position.31	L	0.49	0.19	1.08	0.069359	NS
DRB1	Position.31	Y	1.72	1.01	3.04	0.037613	*
DRB1	Position.32	F	1.13	0.58	2.39	0.71598	NS
DRB1	Position.32	I	1.01	0.47	1.95	0.98508	NS
DRB1	Position.32	V	0	0	3.21	0.25285	NS
DRB1	Position.33	H	1	0.61	1.6	0.9944	NS
DRB1	Position.33	Y	1	0.63	1.64	0.9944	NS
DRB1	Position.34	H	0.96	0.52	1.67	0.874	NS
DRB1	Position.34	N	1.04	0.6	1.92	0.874	NS
DRB1	Position.38	F	0.46	0.18	1	0.044764	*
DRB1	Position.38	L	0	0	1.72	0.12695	NS
DRB1	Position.38	N	1.21	0.75	1.92	0.40579	NS
DRB1	Position.38	S	1.04	0.6	1.74	0.87795	NS
DRB1	Position.38	Y	1.24	0.79	1.92	0.31277	NS
DRB1	Position.48	F	0.92	0.58	1.43	0.70255	NS
DRB1	Position.48	Y	1.09	0.7	1.71	0.70255	NS
DRB1	Position.58	binned	1.29	0.44	3.09	0.56059	NS
DRB1	Position.58	D	1.68	0.95	3.19	0.067707	NS
DRB1	Position.58	V	0.44	0.19	0.9	0.019927	*
DRB1	Position.59	A	1	0.47	2.44	0.99339	NS
DRB1	Position.59	E	1	0.41	2.14	0.99339	NS
DRB1	Position.68	F	1.48	0.87	2.43	0.10943	NS
DRB1	Position.68	I	0.75	0.47	1.2	0.21254	NS
DRB1	Position.68	L	0.99	0.64	1.53	0.9666	NS
DRB1	Position.71	D	0.95	0.61	1.47	0.81218	NS
DRB1	Position.71	Q	1.17	0.76	1.82	0.44469	NS
DRB1	Position.71	R	0.41	0.05	1.6	0.20824	NS
DRB1	Position.72	A	1.13	0.51	2.25	0.7274	NS
DRB1	Position.72	E	1.03	0.48	2	0.92834	NS
DRB1	Position.72	K	0.91	0.47	1.65	0.7475	NS
DRB1	Position.72	R	0.99	0.64	1.57	0.97887	NS
DRB1	Position.74	A	1.7	0.97	3.15	0.056824	NS
DRB1	Position.74	G	0.59	0.32	1.03	0.056824	NS
DRB1	Position.75	A	1.11	0.72	1.72	0.61417	NS
DRB1	Position.75	E	0.98	0.5	1.79	0.9545	NS
DRB1	Position.75	L	1.99	0.98	3.76	0.026854	*
DRB1	Position.75	Q	0.49	0.19	1.08	0.069359	NS
DRB1	Position.75	R	0.79	0.34	1.62	0.51785	NS
DRB1	Position.78	N	0.79	0.34	1.62	0.51785	NS
DRB1	Position.78	T	1.26	0.62	2.91	0.51785	NS
DRB1	Position.79	V	0.52	0.23	1.06	0.065663	NS
DRB1	Position.79	Y	1.91	0.94	4.39	0.065663	NS
DRB1	Position.86	A	0.34	0.04	1.32	0.12107	NS
DRB1	Position.86	V	2.92	0.76	24.93	0.12107	NS
DRB1	Position.87	G	0.87	0.56	1.35	0.49705	NS
DRB1	Position.87	V	1.16	0.74	1.79	0.49705	NS
DQA1	Position.11	C	1.05	0.65	1.68	0.82209	NS
DQA1	Position.11	Y	0.95	0.6	1.55	0.82209	NS
DQA1	Position.18	F	1.05	0.65	1.68	0.82209	NS
DQA1	Position.18	S	0.95	0.6	1.55	0.82209	NS
DQA1	Position.25	F	0.65	0.33	1.19	0.15506	NS
DQA1	Position.25	Y	1.54	0.84	3.06	0.15506	NS
DQA1	Position.26	S	0.88	0.5	1.5	0.63954	NS
DQA1	Position.26	T	1.13	0.67	2.01	0.63954	NS
DQA1	Position.34	E	0.68	0.43	1.06	0.073272	NS
DQA1	Position.34	Q	1.48	0.95	2.33	0.073272	NS
DQA1	Position.40	E	0.75	0.49	1.17	0.17363	NS
DQA1	Position.40	G	1.33	0.86	2.06	0.17363	NS
DQA1	Position.41	K	1.03	0.36	2.43	0.95075	NS
DQA1	Position.41	R	0.97	0.41	2.81	0.95075	NS
DQA1	Position.45	A	1.05	0.65	1.68	0.82209	NS
DQA1	Position.45	V	0.95	0.6	1.55	0.82209	NS
DQA1	Position.47	C	1.33	0.86	2.06	0.17363	NS
DQA1	Position.47	K	0.51	0.2	1.12	0.087489	NS
DQA1	Position.47	Q	0.88	0.5	1.5	0.63954	NS
DQA1	Position.47	R	1.05	0.65	1.68	0.82209	NS
DQA1	Position.48	L	0.95	0.6	1.55	0.82209	NS
DQA1	Position.48	W	1.05	0.65	1.68	0.82209	NS
DQA1	Position.50	E	1.05	0.65	1.68	0.82209	NS
DQA1	Position.50	L	0.69	0.41	1.11	0.10837	NS
DQA1	Position.50	V	1.33	0.86	2.06	0.17363	NS
DQA1	Position.51	F	0.75	0.49	1.17	0.17363	NS
DQA1	Position.51	L	1.33	0.86	2.06	0.17363	NS
DQA1	Position.52	H	0.51	0.2	1.12	0.087489	NS
DQA1	Position.52	R	1.23	0.79	1.94	0.34287	NS
DQA1	Position.52	S	1.05	0.65	1.68	0.82209	NS
DQA1	Position.53	K	1.05	0.65	1.68	0.82209	NS
DQA1	Position.53	Q	1.33	0.86	2.06	0.17363	NS
DQA1	Position.53	R	0.69	0.41	1.11	0.10837	NS
DQA1	Position.54	F	1.96	0.89	5.1	0.087489	NS
DQA1	Position.54	L	0.51	0.2	1.12	0.087489	NS
DQA1	Position.55	G	1.05	0.65	1.68	0.82209	NS
DQA1	Position.55	R	0.95	0.6	1.55	0.82209	NS
DQA1	Position.56	G	1.05	0.65	1.68	0.82209	NS
DQA1	Position.56	InDel	1.04	0.67	1.6	0.85717	NS
DQA1	Position.56	R	0.88	0.5	1.5	0.63954	NS
DQA1	Position.61	F	0.95	0.6	1.55	0.82209	NS
DQA1	Position.61	G	1.05	0.65	1.68	0.82209	NS
DQA1	Position.64	R	1.05	0.65	1.68	0.82209	NS
DQA1	Position.64	T	0.95	0.6	1.55	0.82209	NS
DQA1	Position.66	I	0.95	0.6	1.55	0.82209	NS
DQA1	Position.66	M	1.05	0.65	1.68	0.82209	NS
DQA1	Position.69	A	1.05	0.65	1.68	0.82209	NS
DQA1	Position.69	L	0.8	0.52	1.25	0.29949	NS
DQA1	Position.69	T	1.59	0.77	3.05	0.14917	NS
DQA1	Position.75	I	0.88	0.56	1.42	0.56799	NS
DQA1	Position.75	S	1.14	0.71	1.8	0.56799	NS
DQA1	Position.76	L	1.04	0.67	1.6	0.85717	NS
DQA1	Position.76	M	1.05	0.65	1.68	0.82209	NS
DQA1	Position.76	V	0.88	0.5	1.5	0.63954	NS
DQA1	Position.80	S	0.95	0.6	1.55	0.82209	NS
DQA1	Position.80	Y	1.05	0.65	1.68	0.82209	NS
DQB1	Position.9	F	1.54	0.9	2.55	0.080986	NS
DQB1	Position.9	L	0.88	0.02	5.81	0.8987	NS
DQB1	Position.9	Y	0.67	0.4	1.13	0.095796	NS
DQB1	Position.13	A	1.19	0.72	1.9	0.45917	NS
DQB1	Position.13	G	0.84	0.53	1.38	0.45917	NS
DQB1	Position.14	L	0.8	0.35	1.63	0.53201	NS
DQB1	Position.14	M	1.25	0.61	2.89	0.53201	NS
DQB1	Position.26	G	1.24	0.73	2.05	0.38807	NS
DQB1	Position.26	L	0.76	0.49	1.16	0.17964	NS
DQB1	Position.26	Y	1.19	0.72	1.9	0.45917	NS
DQB1	Position.28	S	0.62	0.32	1.13	0.10863	NS
DQB1	Position.28	T	1.6	0.89	3.11	0.10863	NS
DQB1	Position.30	H	0.89	0.48	1.57	0.67957	NS
DQB1	Position.30	S	0.62	0.32	1.13	0.10863	NS
DQB1	Position.30	Y	1.45	0.92	2.35	0.097116	NS
DQB1	Position.37	D	0.88	0.02	5.81	0.8987	NS
DQB1	Position.37	I	0.62	0.32	1.13	0.10863	NS
DQB1	Position.37	Y	1.58	0.89	3	0.10834	NS
DQB1	Position.38	A	1.55	0.95	2.61	0.06748	NS
DQB1	Position.38	V	0.64	0.38	1.05	0.06748	NS
DQB1	Position.45	E	1.2	0.73	1.94	0.43334	NS
DQB1	Position.45	G	0.83	0.52	1.37	0.43334	NS
DQB1	Position.46	E	0.62	0.32	1.13	0.10863	NS
DQB1	Position.46	V	1.6	0.89	3.11	0.10863	NS
DQB1	Position.47	F	0.62	0.32	1.13	0.10863	NS
DQB1	Position.47	Y	1.6	0.89	3.11	0.10863	NS
DQB1	Position.52	L	0.62	0.32	1.13	0.10863	NS
DQB1	Position.52	P	1.6	0.89	3.11	0.10863	NS
DQB1	Position.53	L	1.07	0.66	1.78	0.7694	NS
DQB1	Position.53	Q	0.93	0.56	1.51	0.7694	NS
DQB1	Position.55	L	0.62	0.32	1.13	0.10863	NS
DQB1	Position.55	P	1.11	0.71	1.71	0.63014	NS
DQB1	Position.55	R	1.2	0.77	1.86	0.39433	NS
DQB1	Position.56	L	1.77	0.9	3.27	0.058228	NS
DQB1	Position.56	P	0.56	0.31	1.11	0.058228	NS
DQB1	Position.57	A	0.72	0.45	1.15	0.1556	NS
DQB1	Position.57	D	1.49	0.96	2.33	0.060912	NS
DQB1	Position.57	V	0.77	0.35	1.52	0.44481	NS
DQB1	Position.66	D	0.94	0.58	1.5	0.7943	NS
DQB1	Position.66	E	1.06	0.67	1.73	0.7943	NS
DQB1	Position.67	I	0.94	0.58	1.5	0.7943	NS
DQB1	Position.67	V	1.06	0.67	1.73	0.7943	NS
DQB1	Position.70	E	1.77	0.9	3.27	0.058228	NS
DQB1	Position.70	G	1	0.59	1.64	0.98738	NS
DQB1	Position.70	R	0.78	0.5	1.22	0.24454	NS
DQB1	Position.71	A	0.8	0.35	1.63	0.53201	NS
DQB1	Position.71	D	1.77	0.9	3.27	0.058228	NS
DQB1	Position.71	K	0.62	0.32	1.13	0.10863	NS
DQB1	Position.71	T	1.14	0.73	1.8	0.53737	NS
DQB1	Position.74	A	0.62	0.32	1.13	0.10863	NS
DQB1	Position.74	E	1.14	0.73	1.8	0.53737	NS
DQB1	Position.74	S	1.24	0.73	2.05	0.38807	NS
DQB1	Position.75	L	1.14	0.73	1.8	0.53737	NS
DQB1	Position.75	V	0.88	0.56	1.36	0.53737	NS
DQB1	Position.77	R	0.64	0.38	1.05	0.069304	NS
DQB1	Position.77	T	1.56	0.95	2.64	0.069304	NS
DQB1	Position.84	E	0.93	0.56	1.51	0.7694	NS
DQB1	Position.84	Q	1.07	0.66	1.78	0.7694	NS
DQB1	Position.85	L	1.07	0.66	1.78	0.7694	NS
DQB1	Position.85	V	0.93	0.56	1.51	0.7694	NS
DQB1	Position.86	A	1	0.6	1.62	0.98758	NS
DQB1	Position.86	E	1.07	0.66	1.78	0.7694	NS
DQB1	Position.86	G	0.43	0.01	2.67	0.39926	NS
DQB1	Position.87	F	1.17	0.62	2.06	0.59027	NS
DQB1	Position.87	L	1.07	0.66	1.78	0.7694	NS
DQB1	Position.87	Y	0.72	0.33	1.43	0.34519	NS
DQB1	Position.89	G	0.93	0.56	1.51	0.7694	NS
DQB1	Position.89	T	1.07	0.66	1.78	0.7694	NS
DQB1	Position.90	I	0.93	0.56	1.51	0.7694	NS
DQB1	Position.90	T	1.07	0.66	1.78	0.7694	NS
DPB1	Position.8	L	0.9	0.57	1.47	0.65839	NS
DPB1	Position.8	V	1.11	0.68	1.76	0.65839	NS
DPB1	Position.9	F	0.9	0.57	1.47	0.65839	NS
DPB1	Position.9	H	1.37	0.61	2.74	0.36947	NS
DPB1	Position.9	Y	0.97	0.55	1.65	0.91283	NS
DPB1	Position.11	G	1.2	0.68	2.24	0.51499	NS
DPB1	Position.11	L	0.83	0.45	1.47	0.51499	NS
DPB1	Position.42	F	0.81	0.46	1.5	0.45568	NS
DPB1	Position.42	L	1.73	0.43	5.04	0.30689	NS
DPB1	Position.42	Y	1.1	0.55	2.05	0.74996	NS
DPB1	Position.43	A	0.73	0.46	1.13	0.13947	NS
DPB1	Position.43	V	1.38	0.88	2.17	0.13947	NS
DPB1	Position.62	A	0.73	0.46	1.13	0.13947	NS
DPB1	Position.62	D	1.29	0.84	2.02	0.22701	NS
DPB1	Position.62	E	1.53	0.39	4.4	0.42935	NS
DPB1	Position.63	A	0.77	0.5	1.2	0.22701	NS
DPB1	Position.63	E	1.29	0.84	2.02	0.22701	NS
DPB1	Position.64	D	0.86	0.42	1.62	0.63671	NS
DPB1	Position.64	E	1.16	0.62	2.38	0.63671	NS
DPB1	Position.72	I	1.49	0.73	3.43	0.26354	NS
DPB1	Position.72	L	0.67	0.29	1.37	0.26354	NS
DPB1	Position.76	E	0.94	0.54	1.57	0.80971	NS
DPB1	Position.76	K	1.13	0.68	1.95	0.61328	NS
DPB1	Position.76	R	0.45	0.01	2.77	0.42042	NS
DPB1	Position.83	I	0	0	1.92	0.14809	NS
DPB1	Position.83	M	0.84	0.52	1.39	0.44994	NS
DPB1	Position.83	V	1.35	0.81	2.19	0.20565	NS
DPB1	Position.92	E	1.13	0.7	1.78	0.5926	NS
DPB1	Position.92	G	0.89	0.56	1.42	0.5926	NS
DPB1	Position.93	A	1.13	0.7	1.78	0.5926	NS
DPB1	Position.93	P	0.89	0.56	1.42	0.5926	NS
DPB1	Position.94	M	0.89	0.56	1.42	0.5926	NS
DPB1	Position.94	V	1.13	0.7	1.78	0.5926	NS
