## Supplemental File 1 for "Minimal observed impact of HLA genotype on hospitalization and severity of SARS-CoV-2 infection": AA_table.txt

Locus	Position	Residue	Group.0	Group.1
A	Position.9	F	599	46
A	Position.9	S	274	22
A	Position.9	T	148	12
A	Position.9	Y	269	18
A	Position.44	K	123	11
A	Position.44	R	1167	87
A	Position.56	G	1171	92
A	Position.56	R	119	6
A	Position.62	E	209	21
A	Position.62	G	358	29
A	Position.62	L	56	5
A	Position.62	Q	432	29
A	Position.62	R	235	14
A	Position.63	E	999	79
A	Position.63	N	235	14
A	Position.63	Q	56	5
A	Position.65	G	209	21
A	Position.65	R	1081	77
A	Position.66	K	567	50
A	Position.66	N	723	48
A	Position.67	M	123	11
A	Position.67	V	1167	87
A	Position.70	H	913	75
A	Position.70	Q	377	23
A	Position.73	I	92	7
A	Position.73	T	1198	91
A	Position.74	D	932	69
A	Position.74	H	358	29
A	Position.76	A	254	19
A	Position.76	E	265	25
A	Position.76	V	771	54
A	Position.77	D	771	54
A	Position.77	N	494	40
A	Position.77	S	25	4
A	Position.79	G	1056	73
A	Position.79	R	234	25
A	Position.80	I	234	25
A	Position.80	T	1056	73
A	Position.81	A	234	25
A	Position.81	L	1056	73
A	Position.82	L	234	25
A	Position.82	R	1056	73
A	Position.83	G	1056	73
A	Position.83	R	234	25
A	Position.90	A	1040	81
A	Position.90	D	250	17
A	Position.95	I	723	48
A	Position.95	L	231	24
A	Position.95	V	336	26
A	Position.97	I	353	20
A	Position.97	M	463	43
A	Position.97	R	474	35
A	Position.105	P	316	24
A	Position.105	S	974	74
A	Position.107	G	932	69
A	Position.107	W	358	29
A	Position.114	E	65	1
A	Position.114	H	608	53
A	Position.114	Q	192	14
A	Position.114	R	425	30
A	Position.116	binned	79	2
A	Position.116	D	603	43
A	Position.116	Y	608	53
A	Position.128	K	689	59
A	Position.128	N	601	39
A	Position.143	I	810	60
A	Position.143	T	480	38
A	Position.145	K	931	74
A	Position.145	Q	359	24
A	Position.146	H	480	38
A	Position.146	R	810	60
A	Position.150	A	1215	95
A	Position.150	T	75	3
A	Position.151	A	1167	87
A	Position.151	V	123	11
A	Position.152	H	1008	77
A	Position.152	R	282	21
A	Position.153	A	175	14
A	Position.153	E	188	8
A	Position.153	R	29	0
A	Position.153	V	864	75
A	Position.153	W	34	1
A	Position.171	L	731	52
A	Position.171	Q	215	20
A	Position.171	R	123	11
A	Position.171	W	221	15
A	Position.173	A	1167	87
A	Position.173	V	123	11
A	Position.176	D	113	5
A	Position.176	E	1177	93
A	Position.178	R	249	17
A	Position.178	T	1041	81
A	Position.181	D	331	32
A	Position.181	E	959	66
A	Position.182	G	331	32
A	Position.182	W	959	66
B	Position.9	D	66	2
B	Position.9	H	255	23
B	Position.9	Y	969	73
B	Position.11	A	907	63
B	Position.11	S	383	35
B	Position.12	M	850	60
B	Position.12	V	440	38
B	Position.24	A	485	39
B	Position.24	S	424	35
B	Position.24	T	381	24
B	Position.37	L	363	22
B	Position.37	Q	927	76
B	Position.46	A	940	74
B	Position.46	T	350	24
B	Position.50	E	416	26
B	Position.50	K	332	22
B	Position.50	M	129	11
B	Position.50	T	413	39
B	Position.51	A	129	11
B	Position.51	E	1161	87
B	Position.68	E	581	46
B	Position.68	N	709	52
B	Position.70	Q	1221	91
B	Position.70	R	69	7
B	Position.71	I	1221	91
B	Position.71	N	69	7
B	Position.72	C	196	14
B	Position.72	F	370	27
B	Position.72	M	69	7
B	Position.72	S	527	44
B	Position.72	Y	128	6
B	Position.74	A	228	13
B	Position.74	T	1062	85
B	Position.75	K	31	0
B	Position.75	N	1062	85
B	Position.75	Q	128	6
B	Position.75	S	69	7
B	Position.76	A	228	13
B	Position.76	T	1062	85
B	Position.86	D	325	16
B	Position.86	Y	965	82
B	Position.89	D	44	4
B	Position.89	N	449	27
B	Position.89	S	797	67
B	Position.92	I	268	17
B	Position.92	N	797	67
B	Position.92	T	225	14
B	Position.93	A	449	27
B	Position.93	L	841	71
B	Position.94	L	493	31
B	Position.94	R	797	67
B	Position.95	G	797	67
B	Position.95	R	493	31
B	Position.107	I	415	31
B	Position.107	T	875	67
B	Position.108	I	425	35
B	Position.108	L	633	44
B	Position.108	W	232	19
B	Position.110	N	31	0
B	Position.110	R	707	57
B	Position.110	S	268	19
B	Position.110	T	171	14
B	Position.110	V	35	4
B	Position.110	W	78	4
B	Position.116	L	318	27
B	Position.116	V	972	71
B	Position.126	H	958	79
B	Position.126	Y	332	19
B	Position.127	D	624	48
B	Position.127	H	41	0
B	Position.127	N	625	50
B	Position.129	D	204	8
B	Position.129	F	195	21
B	Position.129	L	86	6
B	Position.129	S	348	31
B	Position.129	Y	457	32
B	Position.144	R	306	20
B	Position.144	S	984	78
B	Position.165	E	424	26
B	Position.165	V	866	72
B	Position.169	D	170	13
B	Position.169	L	953	73
B	Position.169	R	90	6
B	Position.169	W	77	6
B	Position.171	A	1201	87
B	Position.171	T	89	11
B	Position.176	E	259	18
B	Position.176	L	701	53
B	Position.176	T	330	27
B	Position.180	S	173	11
B	Position.180	W	1117	87
B	Position.184	H	240	16
B	Position.184	Y	1050	82
B	Position.190	D	240	13
B	Position.190	E	1050	85
B	Position.191	K	139	9
B	Position.191	T	1151	89
B	Position.193	E	240	13
B	Position.193	Q	1050	85
C	Position.9	D	387	34
C	Position.9	F	69	1
C	Position.9	S	223	21
C	Position.9	Y	611	42
C	Position.11	A	998	76
C	Position.11	S	292	22
C	Position.14	R	1081	81
C	Position.14	W	209	17
C	Position.21	H	251	23
C	Position.21	R	1039	75
C	Position.24	A	834	63
C	Position.24	S	456	35
C	Position.35	Q	157	8
C	Position.35	R	1133	90
C	Position.49	A	1081	81
C	Position.49	E	209	17
C	Position.71	K	1108	87
C	Position.71	N	182	11
C	Position.78	A	714	59
C	Position.78	T	576	39
C	Position.82	N	498	42
C	Position.82	S	792	56
C	Position.85	K	498	42
C	Position.85	N	792	56
C	Position.95	A	694	47
C	Position.95	D	596	51
C	Position.99	I	198	17
C	Position.99	T	1092	81
C	Position.102	R	956	72
C	Position.102	W	334	26
C	Position.104	C	69	1
C	Position.104	F	225	22
C	Position.104	S	146	15
C	Position.104	Y	850	60
C	Position.108	L	1137	85
C	Position.108	V	153	13
C	Position.119	D	895	71
C	Position.119	N	395	27
C	Position.121	F	408	27
C	Position.121	L	43	4
C	Position.121	S	619	55
C	Position.121	Y	220	12
C	Position.143	K	137	5
C	Position.143	T	1153	93
C	Position.159	L	321	23
C	Position.159	W	969	75
C	Position.164	A	379	25
C	Position.164	E	891	70
C	Position.164	T	20	3
C	Position.168	D	11	0
C	Position.168	L	529	43
C	Position.168	Q	85	3
C	Position.168	R	430	28
C	Position.168	W	235	24
C	Position.175	E	80	7
C	Position.175	L	153	13
C	Position.175	T	1057	78
C	Position.185	E	1137	85
C	Position.185	K	153	13
C	Position.201	E	1122	90
C	Position.201	K	168	8
DRB1	Position.9	E	815	68
DRB1	Position.9	K	34	2
DRB1	Position.9	W	441	28
DRB1	Position.10	E	17	0
DRB1	Position.10	Q	707	47
DRB1	Position.10	Y	566	51
DRB1	Position.11	D	34	2
DRB1	Position.11	G	175	7
DRB1	Position.11	L	110	9
DRB1	Position.11	P	156	12
DRB1	Position.11	S	566	51
DRB1	Position.11	V	249	17
DRB1	Position.12	K	724	47
DRB1	Position.12	T	566	51
DRB1	Position.13	F	161	11
DRB1	Position.13	G	122	13
DRB1	Position.13	H	232	17
DRB1	Position.13	R	156	12
DRB1	Position.13	S	444	38
DRB1	Position.13	Y	175	7
DRB1	Position.14	E	1115	91
DRB1	Position.14	K	175	7
DRB1	Position.16	H	1168	85
DRB1	Position.16	Y	122	13
DRB1	Position.25	Q	175	7
DRB1	Position.25	R	1115	91
DRB1	Position.27	F	969	78
DRB1	Position.27	L	157	9
DRB1	Position.27	Y	164	11
DRB1	Position.29	D	854	70
DRB1	Position.29	E	402	26
DRB1	Position.29	H	34	2
DRB1	Position.31	binned	51	2
DRB1	Position.31	C	110	9
DRB1	Position.31	H	41	1
DRB1	Position.31	L	175	7
DRB1	Position.31	Y	913	79
DRB1	Position.32	F	1129	87
DRB1	Position.32	I	144	11
DRB1	Position.32	V	17	0
DRB1	Position.33	H	369	28
DRB1	Position.33	Y	921	70
DRB1	Position.34	H	232	17
DRB1	Position.34	N	1058	81
DRB1	Position.38	F	186	7
DRB1	Position.38	L	30	0
DRB1	Position.38	N	345	30
DRB1	Position.38	S	268	21
DRB1	Position.38	Y	461	40
DRB1	Position.48	F	499	36
DRB1	Position.48	Y	791	62
DRB1	Position.58	binned	62	6
DRB1	Position.58	D	989	83
DRB1	Position.58	V	239	9
DRB1	Position.59	A	1185	90
DRB1	Position.59	E	105	8
DRB1	Position.68	F	232	24
DRB1	Position.68	I	476	30
DRB1	Position.68	L	582	44
DRB1	Position.71	D	582	43
DRB1	Position.71	Q	646	53
DRB1	Position.71	R	62	2
DRB1	Position.72	A	118	10
DRB1	Position.72	E	141	11
DRB1	Position.72	K	200	14
DRB1	Position.72	R	831	63
DRB1	Position.74	A	969	82
DRB1	Position.74	G	321	16
DRB1	Position.75	A	690	55
DRB1	Position.75	E	187	14
DRB1	Position.75	L	92	13
DRB1	Position.75	Q	175	7
DRB1	Position.75	R	146	9
DRB1	Position.78	N	146	9
DRB1	Position.78	T	1144	89
DRB1	Position.79	V	209	9
DRB1	Position.79	Y	1081	89
DRB1	Position.86	A	74	2
DRB1	Position.86	V	1216	96
DRB1	Position.87	G	795	57
DRB1	Position.87	V	495	41
DQA1	Position.11	C	368	29
DQA1	Position.11	Y	922	69
DQA1	Position.18	F	368	29
DQA1	Position.18	S	922	69
DQA1	Position.25	F	246	13
DQA1	Position.25	Y	1044	85
DQA1	Position.26	S	276	19
DQA1	Position.26	T	1014	79
DQA1	Position.34	E	581	35
DQA1	Position.34	Q	709	63
DQA1	Position.40	E	813	55
DQA1	Position.40	G	477	43
DQA1	Position.41	K	77	6
DQA1	Position.41	R	1213	92
DQA1	Position.45	A	368	29
DQA1	Position.45	V	922	69
DQA1	Position.47	C	477	43
DQA1	Position.47	K	169	7
DQA1	Position.47	Q	276	19
DQA1	Position.47	R	368	29
DQA1	Position.48	L	922	69
DQA1	Position.48	W	368	29
DQA1	Position.50	E	368	29
DQA1	Position.50	L	445	26
DQA1	Position.50	V	477	43
DQA1	Position.51	F	813	55
DQA1	Position.51	L	477	43
DQA1	Position.52	H	169	7
DQA1	Position.52	R	753	62
DQA1	Position.52	S	368	29
DQA1	Position.53	K	368	29
DQA1	Position.53	Q	477	43
DQA1	Position.53	R	445	26
DQA1	Position.54	F	1121	91
DQA1	Position.54	L	169	7
DQA1	Position.55	G	368	29
DQA1	Position.55	R	922	69
DQA1	Position.56	G	368	29
DQA1	Position.56	InDel	646	50
DQA1	Position.56	R	276	19
DQA1	Position.61	F	922	69
DQA1	Position.61	G	368	29
DQA1	Position.64	R	368	29
DQA1	Position.64	T	922	69
DQA1	Position.66	I	922	69
DQA1	Position.66	M	368	29
DQA1	Position.69	A	368	29
DQA1	Position.69	L	818	57
DQA1	Position.69	T	104	12
DQA1	Position.75	I	917	67
DQA1	Position.75	S	373	31
DQA1	Position.76	L	646	50
DQA1	Position.76	M	368	29
DQA1	Position.76	V	276	19
DQA1	Position.80	S	922	69
DQA1	Position.80	Y	368	29
DQB1	Position.9	F	214	23
DQB1	Position.9	L	15	1
DQB1	Position.9	Y	1061	74
DQB1	Position.13	A	325	28
DQB1	Position.13	G	965	70
DQB1	Position.14	L	145	9
DQB1	Position.14	M	1145	89
DQB1	Position.26	G	256	23
DQB1	Position.26	L	709	47
DQB1	Position.26	Y	325	28
DQB1	Position.28	S	272	14
DQB1	Position.28	T	1018	84
DQB1	Position.30	H	232	16
DQB1	Position.30	S	272	14
DQB1	Position.30	Y	786	68
DQB1	Position.37	D	15	1
DQB1	Position.37	I	272	14
DQB1	Position.37	Y	1003	83
DQB1	Position.38	A	858	74
DQB1	Position.38	V	432	24
DQB1	Position.45	E	310	27
DQB1	Position.45	G	980	71
DQB1	Position.46	E	272	14
DQB1	Position.46	V	1018	84
DQB1	Position.47	F	272	14
DQB1	Position.47	Y	1018	84
DQB1	Position.52	L	272	14
DQB1	Position.52	P	1018	84
DQB1	Position.53	L	930	72
DQB1	Position.53	Q	360	26
DQB1	Position.55	L	272	14
DQB1	Position.55	P	547	44
DQB1	Position.55	R	471	40
DQB1	Position.56	L	111	14
DQB1	Position.56	P	1179	84
DQB1	Position.57	A	474	29
DQB1	Position.57	D	650	59
DQB1	Position.57	V	166	10
DQB1	Position.66	D	398	29
DQB1	Position.66	E	892	69
DQB1	Position.67	I	398	29
DQB1	Position.67	V	892	69
DQB1	Position.70	E	111	14
DQB1	Position.70	G	315	24
DQB1	Position.70	R	864	60
DQB1	Position.71	A	145	9
DQB1	Position.71	D	111	14
DQB1	Position.71	K	272	14
DQB1	Position.71	T	762	61
DQB1	Position.74	A	272	14
DQB1	Position.74	E	762	61
DQB1	Position.74	S	256	23
DQB1	Position.75	L	762	61
DQB1	Position.75	V	528	37
DQB1	Position.77	R	417	23
DQB1	Position.77	T	873	75
DQB1	Position.84	E	360	26
DQB1	Position.84	Q	930	72
DQB1	Position.85	L	930	72
DQB1	Position.85	V	360	26
DQB1	Position.86	A	330	25
DQB1	Position.86	E	930	72
DQB1	Position.86	G	30	1
DQB1	Position.87	F	185	16
DQB1	Position.87	L	930	72
DQB1	Position.87	Y	175	10
DQB1	Position.89	G	360	26
DQB1	Position.89	T	930	72
DQB1	Position.90	I	360	26
DQB1	Position.90	T	930	72
DPB1	Position.8	L	935	69
DPB1	Position.8	V	355	29
DPB1	Position.9	F	935	69
DPB1	Position.9	H	99	10
DPB1	Position.9	Y	256	19
DPB1	Position.11	G	1045	82
DPB1	Position.11	L	245	16
DPB1	Position.42	F	1102	81
DPB1	Position.42	L	31	4
DPB1	Position.42	Y	157	13
DPB1	Position.43	A	573	36
DPB1	Position.43	V	717	62
DPB1	Position.62	A	573	36
DPB1	Position.62	D	682	58
DPB1	Position.62	E	35	4
DPB1	Position.63	A	608	40
DPB1	Position.63	E	682	58
DPB1	Position.64	D	180	12
DPB1	Position.64	E	1110	86
DPB1	Position.72	I	1121	89
DPB1	Position.72	L	169	9
DPB1	Position.76	E	290	21
DPB1	Position.76	K	971	76
DPB1	Position.76	R	29	1
DPB1	Position.83	I	27	0
DPB1	Position.83	M	991	72
DPB1	Position.83	V	272	26
DPB1	Position.92	E	388	32
DPB1	Position.92	G	902	66
DPB1	Position.93	A	388	32
DPB1	Position.93	P	902	66
DPB1	Position.94	M	902	66
DPB1	Position.94	V	388	32
