## Supplemental File 1 for "Minimal observed impact of HLA genotype on hospitalization and severity of SARS-CoV-2 infection": Locus_binned.txt

Locus	Allele	Group.0	Group.1
A	02:02	4	0
A	02:05	18	3
A	02:06	2	0
A	29:01	1	0
A	30:01	34	1
A	30:02	28	0
A	30:04	2	0
A	30:10	1	0
A	32:01	25	4
A	33:01	35	2
A	33:03	3	0
A	36:01	1	0
A	68:02	41	3
A	68:17	14	1
B	07:05	6	0
B	13:02	18	2
B	14:01	14	0
B	14:02	57	3
B	15:03	10	2
B	15:04	5	0
B	15:10	5	0
B	15:16	2	0
B	15:17	5	0
B	18:01	50	5
B	27:02	2	0
B	27:05	29	0
B	35:02	15	1
B	35:03	25	3
B	35:05	6	1
B	35:08	1	0
B	35:10	5	0
B	35:20	1	0
B	35:22	2	0
B	35:43	8	1
B	37:01	10	4
B	38:01	34	2
B	39:01	1	0
B	39:03	5	0
B	39:05	26	4
B	39:06	8	4
B	39:09	15	1
B	40:01	33	1
B	40:04	6	0
B	41:01	12	1
B	41:02	6	1
B	42:01	17	0
B	44:02	49	2
B	45:01	10	3
B	47:01	5	0
B	48:01	16	2
B	49:01	22	0
B	50:01	15	1
B	52:01	21	2
B	53:01	22	0
B	55:01	9	0
B	56:01	12	0
B	57:01	25	1
B	57:03	10	3
B	58:01	20	2
B	58:02	7	1
B	81:01	1	0
C	02:10	8	0
C	03:02	2	2
C	07:04	11	0
C	08:01	16	1
C	08:03	4	2
C	08:04	1	0
C	12:02	16	0
C	14:02	14	4
C	15:05	2	0
C	16:02	8	0
C	18:01	2	1
DRB1	01:02	44	2
DRB1	01:03	3	1
DRB1	03:02	16	0
DRB1	04:01	42	3
DRB1	04:02	11	1
DRB1	04:03	1	0
DRB1	04:04	11	0
DRB1	04:05	19	0
DRB1	04:06	2	0
DRB1	04:10	7	1
DRB1	08:01	8	3
DRB1	08:04	6	0
DRB1	09:01	34	2
DRB1	10:01	17	0
DRB1	11:02	11	0
DRB1	11:04	42	5
DRB1	12:01	30	0
DRB1	13:03	12	2
DRB1	13:04	5	0
DRB1	14:01	11	0
DRB1	14:02	33	2
DRB1	14:06	21	8
DRB1	15:02	15	1
DRB1	15:03	11	1
DRB1	16:01	12	1
DRB1	16:02	26	1
DQA1	01:04	3	0
DQA1	01:05	2	0
DQA1	03:02	21	1
DQB1	03:19	4	0
DQB1	05:03	9	0
DPB1	02:02	1	0
DPB1	05:01	30	4
DPB1	06:01	1	0
DPB1	09:01	10	2
DPB1	10:01	18	4
DPB1	11:01	24	0
DPB1	13:01	23	0
DPB1	15:01	5	1
DPB1	16:01	4	0
DPB1	17:01	30	2
DPB1	19:01	4	0
