## Supplemental File 1 for "Minimal observed impact of HLA genotype on hospitalization and severity of SARS-CoV-2 infection": Locus_freqs.txt

Locus	Allele	Group.0	Group.1
A	01:01	0.09457	0.11224
A	02:01	0.25891	0.26531
A	02:02	0.0031	0
A	02:05	0.01395	0.03061
A	02:06	0.00155	0
A	03:01	0.0876	0.05102
A	11:01	0.04031	0.03061
A	23:01	0.03566	0.04082
A	24:02	0.12636	0.17347
A	26:01	0.05814	0.03061
A	29:01	0.00078	0
A	29:02	0.04264	0.05102
A	30:01	0.02636	0.0102
A	30:02	0.02171	0
A	30:04	0.00155	0
A	30:10	0.00078	0
A	31:01	0.04186	0.05102
A	32:01	0.01938	0.04082
A	33:01	0.02713	0.02041
A	33:03	0.00233	0
A	36:01	0.00078	0
A	68:01	0.05194	0.05102
A	68:02	0.03178	0.03061
A	68:17	0.01085	0.0102
B	07:02	0.06434	0.06122
B	07:05	0.00465	0
B	08:01	0.05116	0.02041
B	13:02	0.01395	0.02041
B	14:01	0.01085	0
B	14:02	0.04419	0.03061
B	15:01	0.04961	0.05102
B	15:03	0.00775	0.02041
B	15:04	0.00388	0
B	15:10	0.00388	0
B	15:16	0.00155	0
B	15:17	0.00388	0
B	18:01	0.03876	0.05102
B	27:02	0.00155	0
B	27:05	0.02248	0
B	35:01	0.09457	0.13265
B	35:02	0.01163	0.0102
B	35:03	0.01938	0.03061
B	35:05	0.00465	0.0102
B	35:08	0.00078	0
B	35:10	0.00388	0
B	35:20	0.00078	0
B	35:22	0.00155	0
B	35:43	0.0062	0.0102
B	37:01	0.00775	0.04082
B	38:01	0.02636	0.02041
B	39:01	0.00078	0
B	39:03	0.00388	0
B	39:05	0.02016	0.04082
B	39:06	0.0062	0.04082
B	39:09	0.01163	0.0102
B	40:01	0.02558	0.0102
B	40:02	0.04651	0.07143
B	40:04	0.00465	0
B	41:01	0.0093	0.0102
B	41:02	0.00465	0.0102
B	42:01	0.01318	0
B	44:02	0.03798	0.02041
B	44:03	0.08837	0.06122
B	45:01	0.00775	0.03061
B	47:01	0.00388	0
B	48:01	0.0124	0.02041
B	49:01	0.01705	0
B	50:01	0.01163	0.0102
B	51:01	0.07597	0.06122
B	52:01	0.01628	0.02041
B	53:01	0.01705	0
B	55:01	0.00698	0
B	56:01	0.0093	0
B	57:01	0.01938	0.0102
B	57:03	0.00775	0.03061
B	58:01	0.0155	0.02041
B	58:02	0.00543	0.0102
B	81:01	0.00078	0
C	01:02	0.05349	0.0102
C	02:02	0.03488	0.06122
C	02:10	0.0062	0
C	03:02	0.00155	0.02041
C	03:03	0.03101	0.04082
C	03:04	0.08605	0.07143
C	04:01	0.16202	0.17347
C	05:01	0.04884	0.02041
C	06:02	0.07054	0.11224
C	07:01	0.1062	0.07143
C	07:02	0.11318	0.15306
C	07:04	0.00853	0
C	08:01	0.0124	0.0102
C	08:02	0.05659	0.03061
C	08:03	0.0031	0.02041
C	08:04	0.00078	0
C	12:02	0.0124	0
C	12:03	0.05814	0.07143
C	14:02	0.01085	0.04082
C	15:02	0.03333	0.04082
C	15:05	0.00155	0
C	16:01	0.05969	0.03061
C	16:02	0.0062	0
C	17:01	0.02093	0.0102
C	18:01	0.00155	0.0102
DRB1	01:01	0.04884	0.06122
DRB1	01:02	0.03411	0.02041
DRB1	01:03	0.00233	0.0102
DRB1	03:01	0.10078	0.09184
DRB1	03:02	0.0124	0
DRB1	04:01	0.03256	0.03061
DRB1	04:02	0.00853	0.0102
DRB1	04:03	0.00078	0
DRB1	04:04	0.00853	0
DRB1	04:05	0.01473	0
DRB1	04:06	0.00155	0
DRB1	04:07	0.10775	0.12245
DRB1	04:10	0.00543	0.0102
DRB1	07:01	0.13566	0.07143
DRB1	08:01	0.0062	0.03061
DRB1	08:02	0.06047	0.10204
DRB1	08:04	0.00465	0
DRB1	09:01	0.02636	0.02041
DRB1	10:01	0.01318	0
DRB1	11:01	0.04031	0.03061
DRB1	11:02	0.00853	0
DRB1	11:04	0.03256	0.05102
DRB1	12:01	0.02326	0
DRB1	13:01	0.04651	0.06122
DRB1	13:02	0.03953	0.03061
DRB1	13:03	0.0093	0.02041
DRB1	13:04	0.00388	0
DRB1	14:01	0.00853	0
DRB1	14:02	0.02558	0.02041
DRB1	14:06	0.01628	0.08163
DRB1	15:01	0.07132	0.08163
DRB1	15:02	0.01163	0.0102
DRB1	15:03	0.00853	0.0102
DRB1	16:01	0.0093	0.0102
DRB1	16:02	0.02016	0.0102
DQA1	01:01	0.10155	0.09184
DQA1	01:02	0.12016	0.14286
DQA1	01:03	0.05969	0.06122
DQA1	01:04	0.00233	0
DQA1	01:05	0.00155	0
DQA1	02:01	0.13101	0.07143
DQA1	03:01	0.15271	0.14286
DQA1	03:02	0.01628	0.0102
DQA1	03:03	0.04496	0.04082
DQA1	04:01	0.08062	0.12245
DQA1	05:01	0.1031	0.09184
DQA1	05:03	0.03953	0.10204
DQA1	05:05	0.14651	0.12245
DQB1	02:01	0.10155	0.09184
DQB1	02:02	0.1093	0.05102
DQB1	03:01	0.23721	0.27551
DQB1	03:02	0.15659	0.15306
DQB1	03:03	0.02713	0.02041
DQB1	03:19	0.0031	0
DQB1	04:02	0.08605	0.14286
DQB1	05:01	0.10543	0.09184
DQB1	05:03	0.00698	0
DQB1	06:01	0.01163	0.0102
DQB1	06:02	0.07984	0.09184
DQB1	06:03	0.05194	0.06122
DQB1	06:04	0.0155	0.0102
DQB1	06:09	0.00775	0
DPB1	01:01	0.0814	0.12245
DPB1	02:01	0.15426	0.13265
DPB1	02:02	0.00078	0
DPB1	03:01	0.04574	0.03061
DPB1	04:01	0.32248	0.23469
DPB1	04:02	0.21783	0.29592
DPB1	05:01	0.02326	0.04082
DPB1	06:01	0.00078	0
DPB1	09:01	0.00775	0.02041
DPB1	10:01	0.01395	0.04082
DPB1	104:01	0.03023	0.03061
DPB1	11:01	0.0186	0
DPB1	13:01	0.01783	0
DPB1	14:01	0.03178	0.02041
DPB1	15:01	0.00388	0.0102
DPB1	16:01	0.0031	0
DPB1	17:01	0.02326	0.02041
DPB1	19:01	0.0031	0
