## Supplemental File 1 for "Minimal observed impact of HLA genotype on hospitalization and severity of SARS-CoV-2 infection": Locus_OR.txt

Locus	Allele	OR	CI.lower	CI.upper	p.value	sig
A	01:01	1.21	0.57	2.36	0.56667	NS
A	02:01	1.03	0.62	1.67	0.88931	NS
A	03:01	0.56	0.17	1.4	0.21072	NS
A	11:01	0.75	0.15	2.39	0.63519	NS
A	23:01	1.15	0.29	3.25	0.79168	NS
A	24:02	1.45	0.79	2.55	0.18078	NS
A	26:01	0.51	0.1	1.6	0.25398	NS
A	29:02	1.21	0.37	3.1	0.69397	NS
A	31:01	1.23	0.37	3.16	0.66478	NS
A	68:01	0.98	0.3	2.49	0.9685	NS
A	binned	0.86	0.44	1.56	0.61855	NS
B	07:02	0.95	0.33	2.24	0.90336	NS
B	08:01	0.39	0.05	1.49	0.1739	NS
B	15:01	1.03	0.32	2.62	0.9507	NS
B	35:01	1.46	0.73	2.74	0.22003	NS
B	40:02	1.58	0.59	3.59	0.26724	NS
B	44:03	0.67	0.24	1.57	0.35658	NS
B	51:01	0.79	0.28	1.86	0.59301	NS
B	binned	1.05	0.68	1.62	0.82805	NS
C	01:02	0.18	0	1.08	0.05907	NS
C	02:02	1.8	0.61	4.4	0.18148	NS
C	03:03	1.33	0.34	3.8	0.59314	NS
C	03:04	0.82	0.31	1.81	0.61693	NS
C	04:01	1.09	0.59	1.89	0.76717	NS
C	05:01	0.41	0.05	1.57	0.19908	NS
C	06:02	1.67	0.77	3.28	0.1272	NS
C	07:01	0.65	0.25	1.43	0.27646	NS
C	07:02	1.42	0.74	2.55	0.23458	NS
C	08:02	0.53	0.1	1.65	0.27584	NS
C	12:03	1.25	0.47	2.81	0.59063	NS
C	15:02	1.23	0.31	3.5	0.69297	NS
C	16:01	0.5	0.1	1.56	0.23376	NS
C	17:01	0.48	0.01	2.99	0.46655	NS
C	binned	1.63	0.73	3.3	0.16078	NS
DRB1	01:01	1.27	0.44	3.03	0.5865	NS
DRB1	03:01	0.9	0.39	1.85	0.77628	NS
DRB1	04:07	1.16	0.56	2.19	0.65238	NS
DRB1	07:01	0.49	0.19	1.08	0.069359	NS
DRB1	08:02	1.77	0.79	3.58	0.10347	NS
DRB1	11:01	0.75	0.15	2.39	0.63519	NS
DRB1	13:01	1.34	0.46	3.2	0.50938	NS
DRB1	13:02	0.77	0.15	2.44	0.65967	NS
DRB1	15:01	1.16	0.47	2.48	0.70341	NS
DRB1	binned	0.99	0.62	1.55	0.96967	NS
DQA1	01:01	0.89	0.39	1.83	0.75821	NS
DQA1	01:02	1.22	0.62	2.23	0.50761	NS
DQA1	01:03	1.03	0.36	2.43	0.95075	NS
DQA1	02:01	0.51	0.2	1.12	0.087489	NS
DQA1	03:01	0.92	0.48	1.68	0.79333	NS
DQA1	03:03	0.9	0.23	2.52	0.84814	NS
DQA1	04:01	1.59	0.77	3.05	0.14917	NS
DQA1	05:01	0.88	0.38	1.8	0.72279	NS
DQA1	05:03	2.76	1.21	5.74	0.0036119	*
DQA1	05:05	0.81	0.4	1.53	0.51404	NS
DQA1	binned	0.5	0.01	3.12	0.49168	NS
DQB1	02:01	0.89	0.39	1.83	0.75821	NS
DQB1	02:02	0.44	0.14	1.09	0.069831	NS
DQB1	03:01	1.22	0.74	1.97	0.39201	NS
DQB1	03:02	0.97	0.51	1.74	0.92614	NS
DQB1	03:03	0.75	0.09	2.99	0.69036	NS
DQB1	04:02	1.77	0.9	3.27	0.058228	NS
DQB1	05:01	0.86	0.37	1.76	0.67155	NS
DQB1	06:01	0.88	0.02	5.81	0.8987	NS
DQB1	06:02	1.17	0.5	2.4	0.67434	NS
DQB1	06:03	1.19	0.41	2.83	0.69134	NS
DQB1	06:04	0.65	0.02	4.18	0.67862	NS
DQB1	06:09	0	0	5.92	0.38171	NS
DQB1	binned	0	0	4.35	0.31805	NS
DPB1	01:01	1.57	0.76	3.01	0.15847	NS
DPB1	02:01	0.84	0.42	1.55	0.56643	NS
DPB1	03:01	0.66	0.13	2.08	0.48472	NS
DPB1	04:01	0.64	0.38	1.06	0.071603	NS
DPB1	04:02	1.51	0.92	2.41	0.073554	NS
DPB1	104:01	1.01	0.2	3.28	0.98312	NS
DPB1	14:01	0.63	0.07	2.51	0.53096	NS
DPB1	binned	1.16	0.58	2.16	0.6274	NS
