## Supplemental File 1 for "Minimal observed impact of HLA genotype on hospitalization and severity of SARS-CoV-2 infection": Locus_table.txt

Locus	Allele	Group.0	Group.1
A	01:01	122	11
A	02:01	334	26
A	03:01	113	5
A	11:01	52	3
A	23:01	46	4
A	24:02	163	17
A	26:01	75	3
A	29:02	55	5
A	31:01	54	5
A	68:01	67	5
A	binned	209	14
B	07:02	83	6
B	08:01	66	2
B	15:01	64	5
B	35:01	122	13
B	40:02	60	7
B	44:03	114	6
B	51:01	98	6
B	binned	683	53
C	01:02	69	1
C	02:02	45	6
C	03:03	40	4
C	03:04	111	7
C	04:01	209	17
C	05:01	63	2
C	06:02	91	11
C	07:01	137	7
C	07:02	146	15
C	08:02	73	3
C	12:03	75	7
C	15:02	43	4
C	16:01	77	3
C	17:01	27	1
C	binned	84	10
DRB1	01:01	63	6
DRB1	03:01	130	9
DRB1	04:07	139	12
DRB1	07:01	175	7
DRB1	08:02	78	10
DRB1	11:01	52	3
DRB1	13:01	60	6
DRB1	13:02	51	3
DRB1	15:01	92	8
DRB1	binned	450	34
DQA1	01:01	131	9
DQA1	01:02	155	14
DQA1	01:03	77	6
DQA1	02:01	169	7
DQA1	03:01	197	14
DQA1	03:03	58	4
DQA1	04:01	104	12
DQA1	05:01	133	9
DQA1	05:03	51	10
DQA1	05:05	189	12
DQA1	binned	26	1
DQB1	02:01	131	9
DQB1	02:02	141	5
DQB1	03:01	306	27
DQB1	03:02	202	15
DQB1	03:03	35	2
DQB1	04:02	111	14
DQB1	05:01	136	9
DQB1	06:01	15	1
DQB1	06:02	103	9
DQB1	06:03	67	6
DQB1	06:04	20	1
DQB1	06:09	10	0
DQB1	binned	13	0
DPB1	01:01	105	12
DPB1	02:01	199	13
DPB1	03:01	59	3
DPB1	04:01	416	23
DPB1	04:02	281	29
DPB1	104:01	39	3
DPB1	14:01	41	2
DPB1	binned	150	13
