## Supplemental File 1 for "Minimal observed impact of HLA genotype on hospitalization and severity of SARS-CoV-2 infection": AA_OR.txt

Locus	Position	Residue	OR	CI.lower	CI.upper	p.value	sig
A	NA	NA	NA	NA	NA	NA	NA
B	NA	NA	NA	NA	NA	NA	NA
C	NA	NA	NA	NA	NA	NA	NA
DRB1	NA	NA	NA	NA	NA	NA	NA
DQA1	NA	NA	NA	NA	NA	NA	NA
DQB1	NA	NA	NA	NA	NA	NA	NA
DPB1	NA	NA	NA	NA	NA	NA	NA
