## Supplemental File 1 for "Minimal observed impact of HLA genotype on hospitalization and severity of SARS-CoV-2 infection": Locus_binned.txt

Locus	Allele	Group.0	Group.1
A	Nothing.binned	NA	NA
B	Nothing.binned	NA	NA
C	Nothing.binned	NA	NA
DRB1	Nothing.binned	NA	NA
DQA1	Nothing.binned	NA	NA
DQB1	Nothing.binned	NA	NA
DPB1	Nothing.binned	NA	NA
