## Supplemental File 1 for "Minimal observed impact of HLA genotype on hospitalization and severity of SARS-CoV-2 infection": Locus_chisq.txt

Locus	X.square	df	p.value	sig
A	NCalc	NCalc	NCalc	NCalc
B	NCalc	NCalc	NCalc	NCalc
C	NCalc	NCalc	NCalc	NCalc
DRB1	NCalc	NCalc	NCalc	NCalc
DQA1	NCalc	NCalc	NCalc	NCalc
DQB1	NCalc	NCalc	NCalc	NCalc
DPB1	NCalc	NCalc	NCalc	NCalc
