## Supplemental File 1 for "Minimal observed impact of HLA genotype on hospitalization and severity of SARS-CoV-2 infection": Locus_freqs.txt

Locus	Allele	Group.0	Group.1
A	01:01	0.04717	0
A	02:01	0.10377	0.125
A	02:06	0.04717	0
A	02:07	0.04717	0
A	02:11	0.00943	0
A	03:01	0.0566	0
A	11:01	0.17925	0.375
A	11:02	0.01887	0
A	24:02	0.26415	0.25
A	26:01	0.06604	0
A	29:01	0.00943	0.125
A	30:01	0.00943	0
A	31:01	0.0566	0.125
A	32:01	0.01887	0
A	33:03	0.04717	0
A	34:01	0.01887	0
B	07:02	0.06604	0
B	07:05	0.0283	0.125
B	08:01	0.0566	0
B	13:01	0.0283	0
B	13:02	0.0283	0
B	15:01	0.03774	0
B	15:02	0.0283	0
B	18:01	0.03774	0.125
B	27:04	0.0283	0
B	35:01	0.03774	0.125
B	35:03	0.00943	0
B	35:05	0.0283	0
B	38:01	0.01887	0
B	38:02	0.03774	0.25
B	40:01	0.04717	0.125
B	40:02	0.03774	0
B	40:06	0.0566	0
B	44:02	0.0283	0
B	44:03	0.0283	0
B	45:01	0.00943	0
B	46:01	0.04717	0
B	48:01	0.00943	0
B	49:01	0.00943	0
B	51:01	0.09434	0
B	51:02	0	0.125
B	52:01	0.03774	0.125
B	54:01	0.06604	0
B	55:01	0.00943	0
B	56:04	0.00943	0
B	57:01	0.00943	0
B	58:01	0.0283	0
C	01:02	0.11321	0
C	02:02	0.01887	0
C	03:02	0.0283	0
C	03:03	0.0566	0
C	03:04	0.07547	0.125
C	04:01	0.08491	0.125
C	05:01	0.01887	0
C	06:02	0.07547	0
C	07:01	0.03774	0
C	07:02	0.17925	0.25
C	07:04	0.00943	0
C	08:01	0.0566	0
C	08:02	0.00943	0
C	12:02	0.06604	0.125
C	12:03	0.04717	0.125
C	14:02	0.01887	0
C	15:02	0.07547	0.25
C	15:05	0.00943	0
C	16:01	0.00943	0
C	16:02	0.00943	0
DRB1	01:01	0.0283	0.25
DRB1	03:01	0.04717	0
DRB1	04:01	0.01887	0
DRB1	04:03	0.03774	0
DRB1	04:05	0.0283	0
DRB1	07:01	0.08491	0
DRB1	08:02	0.00943	0
DRB1	08:03	0.04717	0
DRB1	09:01	0.10377	0
DRB1	10:01	0.01887	0
DRB1	11:01	0.12264	0.125
DRB1	12:02	0.06604	0
DRB1	13:01	0.03774	0
DRB1	13:02	0.07547	0
DRB1	14:01	0.01887	0
DRB1	14:03	0.00943	0
DRB1	14:04	0.0283	0
DRB1	14:05	0	0.125
DRB1	15:01	0.07547	0.125
DRB1	15:02	0.10377	0.25
DRB1	16:02	0.03774	0.125
DQA1	01:01	0.04717	0.25
DQA1	01:02	0.25472	0.375
DQA1	01:03	0.10377	0.125
DQA1	01:04	0.04717	0.125
DQA1	01:05	0.01887	0
DQA1	02:01	0.08491	0
DQA1	03:01	0.0566	0
DQA1	03:02	0.09434	0
DQA1	03:03	0.0283	0
DQA1	05:01	0.04717	0
DQA1	05:03	0.00943	0
DQA1	05:05	0.11321	0.125
DQA1	06:01	0.09434	0
DQB1	02:01	0.03774	0
DQB1	02:02	0.06604	0
DQB1	03:01	0.29245	0.125
DQB1	03:02	0.04717	0
DQB1	03:03	0.09434	0
DQB1	04:01	0.01887	0
DQB1	05:01	0.0566	0.25
DQB1	05:02	0.06604	0.375
DQB1	05:03	0.10377	0.125
DQB1	06:01	0.06604	0.125
DQB1	06:02	0.06604	0
DQB1	06:03	0.03774	0
DQB1	06:04	0.03774	0
DQB1	06:09	0.00943	0
DPB1	01:01	0.10377	0
DPB1	02:01	0.14151	0
DPB1	02:02	0.01887	0
DPB1	03:01	0.0566	0
DPB1	04:01	0.21698	0.125
DPB1	04:02	0.04717	0.125
DPB1	05:01	0.26415	0.25
DPB1	09:01	0.04717	0.125
DPB1	09:02	0	0.125
DPB1	104:01	0	0.125
DPB1	13:01	0.0283	0.125
DPB1	14:01	0.03774	0
DPB1	17:01	0.00943	0
DPB1	26:01	0.0283	0
