## Supplemental File 1 for "Minimal observed impact of HLA genotype on hospitalization and severity of SARS-CoV-2 infection": Locus_table.txt

Locus	Allele	Group.0	Group.1
A	01:01	NCalc	NCalc
A	02:01	NCalc	NCalc
A	02:06	NCalc	NCalc
A	02:07	NCalc	NCalc
A	02:11	NCalc	NCalc
A	03:01	NCalc	NCalc
A	11:01	NCalc	NCalc
A	11:02	NCalc	NCalc
A	24:02	NCalc	NCalc
A	26:01	NCalc	NCalc
A	29:01	NCalc	NCalc
A	30:01	NCalc	NCalc
A	31:01	NCalc	NCalc
A	32:01	NCalc	NCalc
A	33:03	NCalc	NCalc
A	34:01	NCalc	NCalc
B	07:02	NCalc	NCalc
B	07:05	NCalc	NCalc
B	08:01	NCalc	NCalc
B	13:01	NCalc	NCalc
B	13:02	NCalc	NCalc
B	15:01	NCalc	NCalc
B	15:02	NCalc	NCalc
B	18:01	NCalc	NCalc
B	27:04	NCalc	NCalc
B	35:01	NCalc	NCalc
B	35:03	NCalc	NCalc
B	35:05	NCalc	NCalc
B	38:01	NCalc	NCalc
B	38:02	NCalc	NCalc
B	40:01	NCalc	NCalc
B	40:02	NCalc	NCalc
B	40:06	NCalc	NCalc
B	44:02	NCalc	NCalc
B	44:03	NCalc	NCalc
B	45:01	NCalc	NCalc
B	46:01	NCalc	NCalc
B	48:01	NCalc	NCalc
B	49:01	NCalc	NCalc
B	51:01	NCalc	NCalc
B	51:02	NCalc	NCalc
B	52:01	NCalc	NCalc
B	54:01	NCalc	NCalc
B	55:01	NCalc	NCalc
B	56:04	NCalc	NCalc
B	57:01	NCalc	NCalc
B	58:01	NCalc	NCalc
C	01:02	NCalc	NCalc
C	02:02	NCalc	NCalc
C	03:02	NCalc	NCalc
C	03:03	NCalc	NCalc
C	03:04	NCalc	NCalc
C	04:01	NCalc	NCalc
C	05:01	NCalc	NCalc
C	06:02	NCalc	NCalc
C	07:01	NCalc	NCalc
C	07:02	NCalc	NCalc
C	07:04	NCalc	NCalc
C	08:01	NCalc	NCalc
C	08:02	NCalc	NCalc
C	12:02	NCalc	NCalc
C	12:03	NCalc	NCalc
C	14:02	NCalc	NCalc
C	15:02	NCalc	NCalc
C	15:05	NCalc	NCalc
C	16:01	NCalc	NCalc
C	16:02	NCalc	NCalc
DRB1	01:01	NCalc	NCalc
DRB1	03:01	NCalc	NCalc
DRB1	04:01	NCalc	NCalc
DRB1	04:03	NCalc	NCalc
DRB1	04:05	NCalc	NCalc
DRB1	07:01	NCalc	NCalc
DRB1	08:02	NCalc	NCalc
DRB1	08:03	NCalc	NCalc
DRB1	09:01	NCalc	NCalc
DRB1	10:01	NCalc	NCalc
DRB1	11:01	NCalc	NCalc
DRB1	12:02	NCalc	NCalc
DRB1	13:01	NCalc	NCalc
DRB1	13:02	NCalc	NCalc
DRB1	14:01	NCalc	NCalc
DRB1	14:03	NCalc	NCalc
DRB1	14:04	NCalc	NCalc
DRB1	14:05	NCalc	NCalc
DRB1	15:01	NCalc	NCalc
DRB1	15:02	NCalc	NCalc
DRB1	16:02	NCalc	NCalc
DQA1	01:01	NCalc	NCalc
DQA1	01:02	NCalc	NCalc
DQA1	01:03	NCalc	NCalc
DQA1	01:04	NCalc	NCalc
DQA1	01:05	NCalc	NCalc
DQA1	02:01	NCalc	NCalc
DQA1	03:01	NCalc	NCalc
DQA1	03:02	NCalc	NCalc
DQA1	03:03	NCalc	NCalc
DQA1	05:01	NCalc	NCalc
DQA1	05:03	NCalc	NCalc
DQA1	05:05	NCalc	NCalc
DQA1	06:01	NCalc	NCalc
DQB1	02:01	NCalc	NCalc
DQB1	02:02	NCalc	NCalc
DQB1	03:01	NCalc	NCalc
DQB1	03:02	NCalc	NCalc
DQB1	03:03	NCalc	NCalc
DQB1	04:01	NCalc	NCalc
DQB1	05:01	NCalc	NCalc
DQB1	05:02	NCalc	NCalc
DQB1	05:03	NCalc	NCalc
DQB1	06:01	NCalc	NCalc
DQB1	06:02	NCalc	NCalc
DQB1	06:03	NCalc	NCalc
DQB1	06:04	NCalc	NCalc
DQB1	06:09	NCalc	NCalc
DPB1	01:01	NCalc	NCalc
DPB1	02:01	NCalc	NCalc
DPB1	02:02	NCalc	NCalc
DPB1	03:01	NCalc	NCalc
DPB1	04:01	NCalc	NCalc
DPB1	04:02	NCalc	NCalc
DPB1	05:01	NCalc	NCalc
DPB1	09:01	NCalc	NCalc
DPB1	09:02	NCalc	NCalc
DPB1	104:01	NCalc	NCalc
DPB1	13:01	NCalc	NCalc
DPB1	14:01	NCalc	NCalc
DPB1	17:01	NCalc	NCalc
DPB1	26:01	NCalc	NCalc
