## Supplemental File 1 for "Minimal observed impact of HLA genotype on hospitalization and severity of SARS-CoV-2 infection": AA_binned.txt

Locus	Position	Residue	Group.0	Group.1
A	Nothing.binned	NA	NA	NA
B	Position.112	F	15	0
B	Position.112	S	63	3
C	Nothing.binned	NA	NA	NA
DRB1	Position.31	G	53	4
DRB1	Position.31	R	26	3
DRB1	Position.39	A	26	3
DRB1	Position.39	L	57	3
DQA1	Nothing.binned	NA	NA	NA
DQB1	Nothing.binned	NA	NA	NA
DPB1	Nothing.binned	NA	NA	NA
