## Supplemental File 1 for "Minimal observed impact of HLA genotype on hospitalization and severity of SARS-CoV-2 infection": AA_chisq.txt

Locus	Position	X.square	df	p.value	sig
A	Position.9	1.6081	3	0.65755	NS
A	Position.17	0	1	1	NS
A	Position.44	0.1645	1	0.68502	NS
A	Position.62	2.4779	4	0.64859	NS
A	Position.63	1.0248	2	0.59906	NS
A	Position.65	4e-04	1	0.98455	NS
A	Position.66	0.4141	1	0.51992	NS
A	Position.67	0.1645	1	0.68502	NS
A	Position.70	0.6627	1	0.41561	NS
A	Position.73	0	1	1	NS
A	Position.76	0.1096	2	0.94666	NS
A	Position.77	0.0811	2	0.96025	NS
A	Position.79	0	1	1	NS
A	Position.80	0	1	1	NS
A	Position.81	0	1	1	NS
A	Position.82	0	1	1	NS
A	Position.83	0	1	1	NS
A	Position.90	0.4745	1	0.49092	NS
A	Position.95	0.8311	2	0.65997	NS
A	Position.97	1.7266	2	0.42177	NS
A	Position.99	4e-04	1	0.98455	NS
A	Position.105	0	1	1	NS
A	Position.107	0.7813	1	0.37675	NS
A	Position.109	0.1826	1	0.66916	NS
A	Position.114	1.0905	3	0.77938	NS
A	Position.116	0.1923	2	0.90835	NS
A	Position.128	0.1405	1	0.70778	NS
A	Position.143	0.2178	1	0.64071	NS
A	Position.145	1.5568	1	0.21213	NS
A	Position.146	0.2178	1	0.64071	NS
A	Position.150	2.246	1	0.13396	NS
A	Position.151	0.1645	1	0.68502	NS
A	Position.152	0.0812	1	0.77562	NS
A	Position.153	0.803	4	0.93804	NS
A	Position.171	0.9099	3	0.82305	NS
A	Position.173	0.1645	1	0.68502	NS
A	Position.176	1.5608	1	0.21155	NS
A	Position.181	0.1597	1	0.68939	NS
A	Position.182	0.1597	1	0.68939	NS
B	Position.9	0.4119	2	0.81387	NS
B	Position.11	0.1882	1	0.66441	NS
B	Position.12	0.0874	1	0.76753	NS
B	Position.24	0.0729	2	0.96421	NS
B	Position.35	0	1	1	NS
B	Position.37	0	1	1	NS
B	Position.46	0.137	1	0.71132	NS
B	Position.50	0.2422	3	0.97051	NS
B	Position.51	0.0018	1	0.96631	NS
B	Position.67	0.0012	1	0.97274	NS
B	Position.68	0.069	1	0.7928	NS
B	Position.70	0.0154	1	0.90131	NS
B	Position.71	0.0154	1	0.90131	NS
B	Position.72	2.1955	4	0.69986	NS
B	Position.74	0.241	1	0.62345	NS
B	Position.75	1.7907	3	0.61695	NS
B	Position.76	0.241	1	0.62345	NS
B	Position.86	0.2397	1	0.62441	NS
B	Position.92	2.9331	2	0.23072	NS
B	Position.93	0.9726	1	0.32404	NS
B	Position.94	2.7149	1	0.099416	NS
B	Position.95	2.7149	1	0.099416	NS
B	Position.107	0.0276	1	0.86815	NS
B	Position.108	0.2426	2	0.88575	NS
B	Position.110	4.6905	5	0.45481	NS
B	Position.112	1.2088	1	0.27156	NS
B	Position.122	0	1	0.99445	NS
B	Position.126	0.027	1	0.86938	NS
B	Position.127	1.0804	2	0.58264	NS
B	Position.129	3.7659	4	0.43861	NS
B	Position.144	1.5183	1	0.21787	NS
B	Position.156	0.0259	1	0.87224	NS
B	Position.158	0.0949	1	0.75799	NS
B	Position.160	0.0259	1	0.87224	NS
B	Position.165	0.7792	1	0.37738	NS
B	Position.169	0.8924	3	0.82726	NS
B	Position.171	4.7061	1	0.030056	*
B	Position.176	0.3441	2	0.84194	NS
B	Position.180	0.4928	1	0.48267	NS
B	Position.184	0.0048	1	0.94496	NS
B	Position.190	0.8411	1	0.35907	NS
B	Position.191	0.2117	1	0.64544	NS
B	Position.193	0.8411	1	0.35907	NS
C	Position.6	0	1	1	NS
C	Position.9	0.7159	3	0.86946	NS
C	Position.11	0.3986	1	0.52781	NS
C	Position.14	0.0282	1	0.86659	NS
C	Position.16	0.0567	1	0.81171	NS
C	Position.21	0.554	1	0.45669	NS
C	Position.24	0	1	0.99907	NS
C	Position.35	0.6389	1	0.42412	NS
C	Position.49	0.0282	1	0.86659	NS
C	Position.71	0	1	1	NS
C	Position.78	0.15	1	0.69857	NS
C	Position.82	6e-04	1	0.97968	NS
C	Position.85	6e-04	1	0.97968	NS
C	Position.95	0.0241	1	0.8767	NS
C	Position.96	0.1484	1	0.7001	NS
C	Position.99	0.3707	1	0.54262	NS
C	Position.100	0.0097	2	0.99515	NS
C	Position.102	0.6786	1	0.41008	NS
C	Position.104	0.6173	3	0.89245	NS
C	Position.108	0.1474	1	0.70105	NS
C	Position.118	0.1667	1	0.68302	NS
C	Position.119	2.2681	1	0.13206	NS
C	Position.121	4.1256	3	0.24822	NS
C	Position.143	0.2815	1	0.5957	NS
C	Position.159	0.7161	1	0.39742	NS
C	Position.168	4.2293	4	0.37586	NS
C	Position.175	1.36	2	0.50662	NS
C	Position.185	0.1474	1	0.70105	NS
C	Position.201	0.557	1	0.45547	NS
DRB1	Position.9	0.6526	2	0.72159	NS
DRB1	Position.10	0.4916	2	0.78206	NS
DRB1	Position.11	2.6831	5	0.7487	NS
DRB1	Position.12	0.0884	1	0.7662	NS
DRB1	Position.13	3.4499	5	0.63098	NS
DRB1	Position.14	0	1	0.99765	NS
DRB1	Position.16	0.1437	1	0.70464	NS
DRB1	Position.25	0	1	0.99765	NS
DRB1	Position.27	0.6204	2	0.7333	NS
DRB1	Position.29	0.4277	2	0.80748	NS
DRB1	Position.31	1.542	4	0.81918	NS
DRB1	Position.32	1.1317	2	0.56787	NS
DRB1	Position.33	0	1	1	NS
DRB1	Position.34	2.2861	1	0.13054	NS
DRB1	Position.38	1.7877	4	0.77472	NS
DRB1	Position.39	0.0057	1	0.93963	NS
DRB1	Position.48	0.0947	1	0.75829	NS
DRB1	Position.58	2.2194	3	0.52814	NS
DRB1	Position.59	0.111	1	0.73898	NS
DRB1	Position.61	2.1914	2	0.33431	NS
DRB1	Position.68	0.4547	2	0.79666	NS
DRB1	Position.71	1.8512	2	0.39629	NS
DRB1	Position.72	0.9607	3	0.81076	NS
DRB1	Position.74	0	1	1	NS
DRB1	Position.75	3.3316	4	0.50393	NS
DRB1	Position.78	0.0041	1	0.94886	NS
DRB1	Position.79	0	1	1	NS
DRB1	Position.86	0.2047	1	0.65099	NS
DRB1	Position.87	0.283	1	0.59475	NS
DQA1	Position.11	0.7937	1	0.37299	NS
DQA1	Position.18	0.7937	1	0.37299	NS
DQA1	Position.25	0.1078	1	0.74271	NS
DQA1	Position.26	2.2257	1	0.13573	NS
DQA1	Position.34	0.8636	1	0.35272	NS
DQA1	Position.40	0.0198	1	0.8882	NS
DQA1	Position.41	0.0412	1	0.83917	NS
DQA1	Position.45	0.7937	1	0.37299	NS
DQA1	Position.47	2.5825	3	0.46056	NS
DQA1	Position.48	0.7937	1	0.37299	NS
DQA1	Position.50	1.5351	2	0.46414	NS
DQA1	Position.51	0.0198	1	0.8882	NS
DQA1	Position.52	1.1271	2	0.56918	NS
DQA1	Position.53	1.5351	2	0.46414	NS
DQA1	Position.54	0.0041	1	0.94884	NS
DQA1	Position.55	0.7937	1	0.37299	NS
DQA1	Position.56	2.5824	2	0.27494	NS
DQA1	Position.61	0.7937	1	0.37299	NS
DQA1	Position.64	0.7937	1	0.37299	NS
DQA1	Position.66	0.7937	1	0.37299	NS
DQA1	Position.69	0.8998	2	0.6377	NS
DQA1	Position.75	0.0336	1	0.85451	NS
DQA1	Position.76	2.5824	2	0.27494	NS
DQA1	Position.80	0.7937	1	0.37299	NS
DQB1	Position.9	2.6242	2	0.26926	NS
DQB1	Position.13	0.0573	1	0.81075	NS
DQB1	Position.14	0.1645	1	0.68502	NS
DQB1	Position.26	0.1202	2	0.94168	NS
DQB1	Position.28	0.0202	1	0.8869	NS
DQB1	Position.30	1.4096	2	0.4942	NS
DQB1	Position.37	2.6967	2	0.25966	NS
DQB1	Position.38	0.0014	1	0.96989	NS
DQB1	Position.45	0	1	1	NS
DQB1	Position.46	0.0202	1	0.8869	NS
DQB1	Position.47	0.0202	1	0.8869	NS
DQB1	Position.52	0.0202	1	0.8869	NS
DQB1	Position.53	0.8247	1	0.36381	NS
DQB1	Position.55	0.6402	2	0.72608	NS
DQB1	Position.56	0.1264	1	0.72222	NS
DQB1	Position.57	2.6556	3	0.44782	NS
DQB1	Position.66	0.4856	1	0.48589	NS
DQB1	Position.67	0.4856	1	0.48589	NS
DQB1	Position.70	1.3545	2	0.50802	NS
DQB1	Position.71	0.7236	3	0.86765	NS
DQB1	Position.74	0.0774	2	0.96204	NS
DQB1	Position.75	0	1	1	NS
DQB1	Position.77	0.0153	1	0.90147	NS
DQB1	Position.84	0.8247	1	0.36381	NS
DQB1	Position.85	0.8247	1	0.36381	NS
DQB1	Position.86	1.1093	2	0.57428	NS
DQB1	Position.87	0.9922	2	0.60891	NS
DQB1	Position.89	0.8247	1	0.36381	NS
DQB1	Position.90	0.8247	1	0.36381	NS
DPB1	Position.8	0.135	1	0.71328	NS
DPB1	Position.9	0.5389	2	0.7638	NS
DPB1	Position.11	0.1837	1	0.66822	NS
DPB1	Position.40	3.5346	1	0.060102	NS
DPB1	Position.42	4.3192	2	0.11537	NS
DPB1	Position.43	0.9007	1	0.3426	NS
DPB1	Position.62	2.5567	2	0.27849	NS
DPB1	Position.63	1.6636	1	0.19712	NS
DPB1	Position.64	0.5733	1	0.44896	NS
DPB1	Position.72	0.0231	1	0.87909	NS
DPB1	Position.76	4.4431	2	0.10844	NS
DPB1	Position.83	5.4581	2	0.06528	NS
DPB1	Position.91	8.1172	2	0.017273	*
DPB1	Position.92	0.0021	1	0.96324	NS
DPB1	Position.93	0.0021	1	0.96324	NS
DPB1	Position.94	0.0021	1	0.96324	NS
