## Supplemental File 1 for "Minimal observed impact of HLA genotype on hospitalization and severity of SARS-CoV-2 infection": AA_freqs.txt

Locus	Position	Residue	Group.0	Group.1
A	Position.9	F	0.01461	0.01643
A	Position.9	S	0.00319	0.00354
A	Position.9	T	0.00197	0.00206
A	Position.9	Y	0.00394	0.00361
A	Position.17	R	0.02313	0.02498
A	Position.17	S	0.00058	0.00066
A	Position.44	K	0.00365	0.0042
A	Position.44	R	0.02006	0.02144
A	Position.62	E	0.00262	0.00287
A	Position.62	G	0.00704	0.00707
A	Position.62	L	0.00108	0.00111
A	Position.62	Q	0.01032	0.01216
A	Position.62	R	0.00265	0.00243
A	Position.63	E	0.01998	0.0221
A	Position.63	N	0.00265	0.00243
A	Position.63	Q	0.00108	0.00111
A	Position.65	G	0.00261	0.00287
A	Position.65	R	0.0211	0.02277
A	Position.66	K	0.00965	0.00995
A	Position.66	N	0.01406	0.01569
A	Position.67	M	0.00365	0.0042
A	Position.67	V	0.02006	0.02144
A	Position.70	H	0.01655	0.01731
A	Position.70	Q	0.00717	0.00833
A	Position.73	I	0.00089	0.00096
A	Position.73	T	0.02282	0.02468
A	Position.76	A	0.00543	0.00567
A	Position.76	E	0.00426	0.00464
A	Position.76	V	0.01402	0.01532
A	Position.77	D	0.01402	0.01532
A	Position.77	N	0.00826	0.00884
A	Position.77	S	0.00143	0.00147
A	Position.79	G	0.01967	0.02129
A	Position.79	R	0.00405	0.00435
A	Position.80	I	0.00405	0.00435
A	Position.80	T	0.01967	0.02129
A	Position.81	A	0.00405	0.00435
A	Position.81	L	0.01967	0.02129
A	Position.82	L	0.00405	0.00435
A	Position.82	R	0.01967	0.02129
A	Position.83	G	0.01967	0.02129
A	Position.83	R	0.00405	0.00435
A	Position.90	A	0.01728	0.01916
A	Position.90	D	0.00644	0.00648
A	Position.95	I	0.01399	0.01569
A	Position.95	L	0.00286	0.00309
A	Position.95	V	0.00687	0.00685
A	Position.97	I	0.00893	0.01039
A	Position.97	M	0.00608	0.0067
A	Position.97	R	0.0087	0.00855
A	Position.99	F	0.00261	0.00287
A	Position.99	Y	0.0211	0.02277
A	Position.105	P	0.00737	0.00796
A	Position.105	S	0.01634	0.01768
A	Position.107	G	0.0166	0.01857
A	Position.107	W	0.00711	0.00707
A	Position.109	F	0.0229	0.02461
A	Position.109	L	0.00081	0.00103
A	Position.114	E	0.00058	0.00066
A	Position.114	H	0.00989	0.01039
A	Position.114	Q	0.00313	0.00302
A	Position.114	R	0.01011	0.01157
A	Position.116	D	0.01325	0.01459
A	Position.116	H	0.00058	0.00066
A	Position.116	Y	0.00989	0.01039
A	Position.128	K	0.01057	0.01113
A	Position.128	N	0.01314	0.01451
A	Position.143	I	0.01575	0.01739
A	Position.143	T	0.00796	0.00825
A	Position.145	K	0.01843	0.0207
A	Position.145	Q	0.00529	0.00494
A	Position.146	H	0.00796	0.00825
A	Position.146	R	0.01575	0.01739
A	Position.150	A	0.02225	0.02461
A	Position.150	T	0.00146	0.00103
A	Position.151	A	0.02006	0.02144
A	Position.151	V	0.00365	0.0042
A	Position.152	H	0.01993	0.02173
A	Position.152	R	0.00379	0.0039
A	Position.153	A	0.00497	0.00545
A	Position.153	E	0.0048	0.0053
A	Position.153	R	0.00018	0.00029
A	Position.153	V	0.0134	0.01422
A	Position.153	W	0.00037	0.00037
A	Position.171	L	0.01403	0.01503
A	Position.171	Q	0.00347	0.00398
A	Position.171	R	0.00365	0.0042
A	Position.171	W	0.00256	0.00243
A	Position.173	A	0.02006	0.02144
A	Position.173	V	0.00365	0.0042
A	Position.176	D	0.00334	0.00427
A	Position.176	E	0.02038	0.02137
A	Position.181	D	0.00627	0.00707
A	Position.181	E	0.01744	0.01857
A	Position.182	G	0.00627	0.00707
A	Position.182	W	0.01744	0.01857
B	Position.9	D	0.00229	0.00241
B	Position.9	H	0.00445	0.00515
B	Position.9	Y	0.01477	0.0157
B	Position.11	A	0.01493	0.01644
B	Position.11	S	0.00658	0.00682
B	Position.12	M	0.01435	0.0153
B	Position.12	V	0.00715	0.00795
B	Position.24	A	0.00627	0.00662
B	Position.24	S	0.00845	0.00922
B	Position.24	T	0.00679	0.00742
B	Position.35	D	0.02045	0.02212
B	Position.35	G	0.00105	0.00114
B	Position.37	L	0.00625	0.00675
B	Position.37	Q	0.01526	0.01651
B	Position.46	A	0.0155	0.01651
B	Position.46	T	0.00601	0.00675
B	Position.50	E	0.00846	0.00929
B	Position.50	K	0.00548	0.00608
B	Position.50	M	0.00265	0.00281
B	Position.50	T	0.00492	0.00508
B	Position.51	A	0.00265	0.00281
B	Position.51	E	0.01886	0.02045
B	Position.67	G	0.00097	0.001
B	Position.67	R	0.02054	0.02225
B	Position.68	E	0.00958	0.01016
B	Position.68	N	0.01192	0.0131
B	Position.70	Q	0.02045	0.02219
B	Position.70	R	0.00105	0.00107
B	Position.71	I	0.02045	0.02219
B	Position.71	N	0.00105	0.00107
B	Position.72	C	0.00258	0.00234
B	Position.72	F	0.0055	0.00588
B	Position.72	M	0.00105	0.00107
B	Position.72	S	0.00882	0.00956
B	Position.72	Y	0.00356	0.00441
B	Position.74	A	0.0054	0.00615
B	Position.74	T	0.01611	0.01711
B	Position.75	K	0.00078	0.00067
B	Position.75	N	0.01611	0.01711
B	Position.75	Q	0.00356	0.00441
B	Position.75	S	0.00105	0.00107
B	Position.76	A	0.0054	0.00615
B	Position.76	T	0.01611	0.01711
B	Position.86	D	0.00784	0.00882
B	Position.86	Y	0.01367	0.01443
B	Position.92	I	0.00325	0.00314
B	Position.92	N	0.01348	0.01564
B	Position.92	T	0.00478	0.00448
B	Position.93	A	0.00689	0.00682
B	Position.93	L	0.01462	0.01644
B	Position.94	L	0.00803	0.00762
B	Position.94	R	0.01348	0.01564
B	Position.95	G	0.01348	0.01564
B	Position.95	R	0.00803	0.00762
B	Position.107	I	0.00618	0.00655
B	Position.107	T	0.01533	0.01671
B	Position.108	I	0.0065	0.00675
B	Position.108	L	0.01174	0.01283
B	Position.108	W	0.00327	0.00368
B	Position.110	N	0.00077	0.00067
B	Position.110	R	0.01098	0.01123
B	Position.110	S	0.00564	0.00695
B	Position.110	T	0.00251	0.00241
B	Position.110	V	0.00079	8e-04
B	Position.110	W	0.00081	0.0012
B	Position.112	binned	0.00039	2e-04
B	Position.112	Y	0.02112	0.02305
B	Position.122	F	0.00034	4e-04
B	Position.122	L	0.02117	0.02285
B	Position.126	H	0.01564	0.01704
B	Position.126	Y	0.00587	0.00621
B	Position.127	D	0.01111	0.01196
B	Position.127	H	0.00092	0.00074
B	Position.127	N	0.00948	0.01056
B	Position.129	D	0.00398	0.00368
B	Position.129	F	0.00237	0.00241
B	Position.129	L	0.00182	0.00247
B	Position.129	S	0.00481	0.00494
B	Position.129	Y	0.00853	0.00976
B	Position.144	R	0.00688	0.00822
B	Position.144	S	0.01463	0.01504
B	Position.156	S	0.00119	0.0012
B	Position.156	T	0.02032	0.02205
B	Position.158	L	0.00053	0.00067
B	Position.158	R	0.02098	0.02259
B	Position.160	L	0.00119	0.0012
B	Position.160	W	0.02032	0.02205
B	Position.165	E	0.00744	0.00862
B	Position.165	V	0.01407	0.01463
B	Position.169	D	0.00487	0.00561
B	Position.169	L	0.01229	0.01276
B	Position.169	R	0.00311	0.00361
B	Position.169	W	0.00124	0.00127
B	Position.171	A	0.02059	0.02285
B	Position.171	T	0.00092	4e-04
B	Position.176	E	0.00582	0.00662
B	Position.176	L	0.00973	0.01022
B	Position.176	T	0.00596	0.00642
B	Position.180	S	0.00324	0.00314
B	Position.180	W	0.01827	0.02011
B	Position.184	H	0.00315	0.00334
B	Position.184	Y	0.01836	0.01991
B	Position.190	D	0.00657	0.00768
B	Position.190	E	0.01494	0.01557
B	Position.191	K	0.00414	0.00474
B	Position.191	T	0.01737	0.01851
B	Position.193	E	0.00657	0.00768
B	Position.193	Q	0.01494	0.01557
C	Position.6	K	0.00109	0.00119
C	Position.6	R	0.0308	0.03329
C	Position.9	D	0.01297	0.01407
C	Position.9	F	0.00109	0.00119
C	Position.9	S	0.00377	0.00456
C	Position.9	Y	0.01406	0.01466
C	Position.11	A	0.02703	0.02873
C	Position.11	S	0.00486	0.00575
C	Position.14	R	0.02846	0.03062
C	Position.14	W	0.00343	0.00386
C	Position.16	G	0.03057	0.03319
C	Position.16	S	0.00133	0.00129
C	Position.21	H	0.00635	0.00624
C	Position.21	R	0.02554	0.02824
C	Position.24	A	0.01783	0.01922
C	Position.24	S	0.01406	0.01526
C	Position.35	Q	0.00406	0.00495
C	Position.35	R	0.02783	0.02953
C	Position.49	A	0.02846	0.03062
C	Position.49	E	0.00343	0.00386
C	Position.71	K	0.02621	0.02834
C	Position.71	N	0.00568	0.00614
C	Position.78	A	0.01858	0.02051
C	Position.78	T	0.01331	0.01397
C	Position.82	N	0.01171	0.01258
C	Position.82	S	0.02018	0.0219
C	Position.85	K	0.01171	0.01258
C	Position.85	N	0.02018	0.0219
C	Position.95	A	0.01549	0.01655
C	Position.95	D	0.0164	0.01793
C	Position.96	G	0.03017	0.0324
C	Position.96	R	0.00172	0.00208
C	Position.99	I	0.00503	0.00495
C	Position.99	T	0.02687	0.02953
C	Position.100	F	0.00047	5e-04
C	Position.100	I	0.00517	0.00565
C	Position.100	L	0.02626	0.02834
C	Position.102	R	0.02425	0.02695
C	Position.102	W	0.00764	0.00753
C	Position.104	C	0.00109	0.00119
C	Position.104	F	0.00378	0.00456
C	Position.104	S	0.00462	0.00505
C	Position.104	Y	0.0224	0.02368
C	Position.108	L	0.02767	0.03022
C	Position.108	V	0.00422	0.00426
C	Position.118	H	8e-04	0.00069
C	Position.118	Y	0.03109	0.03379
C	Position.119	D	0.0242	0.02487
C	Position.119	N	0.00769	0.00961
C	Position.121	F	0.00829	0.0104
C	Position.121	L	0.00068	4e-04
C	Position.121	S	0.01766	0.01833
C	Position.121	Y	0.00527	0.00535
C	Position.143	K	0.00403	0.00476
C	Position.143	T	0.02786	0.02972
C	Position.159	L	0.01015	0.01179
C	Position.159	W	0.02174	0.02269
C	Position.168	D	0.00047	5e-04
C	Position.168	L	0.01473	0.01645
C	Position.168	Q	0.00142	0.00089
C	Position.168	R	0.00891	0.0105
C	Position.168	W	0.00636	0.00614
C	Position.175	E	0.0015	0.00208
C	Position.175	L	0.00422	0.00426
C	Position.175	T	0.02617	0.02814
C	Position.185	E	0.02767	0.03022
C	Position.185	K	0.00422	0.00426
C	Position.201	E	0.02737	0.02903
C	Position.201	K	0.00453	0.00545
DRB1	Position.9	E	0.01891	0.01972
DRB1	Position.9	K	0.00039	4e-04
DRB1	Position.9	W	0.01259	0.01437
DRB1	Position.10	E	0.00019	3e-04
DRB1	Position.10	Q	0.01854	0.01962
DRB1	Position.10	Y	0.01316	0.01456
DRB1	Position.11	D	0.00039	4e-04
DRB1	Position.11	G	0.00435	0.00476
DRB1	Position.11	L	0.00332	0.00416
DRB1	Position.11	P	0.00492	0.00545
DRB1	Position.11	S	0.01316	0.01456
DRB1	Position.11	V	0.00575	0.00515
DRB1	Position.12	K	0.01873	0.01991
DRB1	Position.12	T	0.01316	0.01456
DRB1	Position.13	F	0.00391	0.00485
DRB1	Position.13	G	0.00138	0.00129
DRB1	Position.13	H	0.00555	0.00485
DRB1	Position.13	R	0.00492	0.00545
DRB1	Position.13	S	0.01178	0.01328
DRB1	Position.13	Y	0.00435	0.00476
DRB1	Position.14	E	0.02754	0.02972
DRB1	Position.14	K	0.00435	0.00476
DRB1	Position.16	H	0.03051	0.03319
DRB1	Position.16	Y	0.00138	0.00129
DRB1	Position.25	Q	0.00435	0.00476
DRB1	Position.25	R	0.02754	0.02972
DRB1	Position.27	F	0.02381	0.02536
DRB1	Position.27	L	0.00394	0.00476
DRB1	Position.27	Y	0.00414	0.00436
DRB1	Position.29	D	0.0232	0.02457
DRB1	Position.29	E	0.00829	0.00951
DRB1	Position.29	H	0.00039	4e-04
DRB1	Position.31	binned	0.00059	0.00069
DRB1	Position.31	C	0.00332	0.00416
DRB1	Position.31	H	0.00042	3e-04
DRB1	Position.31	L	0.00435	0.00476
DRB1	Position.31	Y	0.02321	0.02457
DRB1	Position.32	F	0.02798	0.02962
DRB1	Position.32	I	0.00371	0.00456
DRB1	Position.32	V	0.00019	3e-04
DRB1	Position.33	H	0.00882	0.00951
DRB1	Position.33	Y	0.02307	0.02497
DRB1	Position.34	H	0.00555	0.00485
DRB1	Position.34	N	0.02634	0.02962
DRB1	Position.38	F	0.00522	0.00525
DRB1	Position.38	L	0.00042	3e-04
DRB1	Position.38	N	0.00773	0.00882
DRB1	Position.38	S	0.00827	0.00961
DRB1	Position.38	Y	0.01025	0.0105
DRB1	Position.39	binned	0.00062	0.00059
DRB1	Position.39	V	0.03127	0.03389
DRB1	Position.48	F	0.01544	0.01704
DRB1	Position.48	Y	0.01645	0.01744
DRB1	Position.58	A	0.00087	5e-04
DRB1	Position.58	D	0.02448	0.02695
DRB1	Position.58	S	0.00138	0.00159
DRB1	Position.58	V	0.00517	0.00545
DRB1	Position.59	A	0.02864	0.03071
DRB1	Position.59	E	0.00325	0.00377
DRB1	Position.61	H	0.00087	5e-04
DRB1	Position.61	S	0.00517	0.00545
DRB1	Position.61	Y	0.02585	0.02853
DRB1	Position.68	F	0.00489	0.00535
DRB1	Position.68	I	0.01378	0.01546
DRB1	Position.68	L	0.01322	0.01367
DRB1	Position.71	D	0.01386	0.01605
DRB1	Position.71	Q	0.01657	0.01724
DRB1	Position.71	R	0.00146	0.00119
DRB1	Position.72	A	0.00443	0.00456
DRB1	Position.72	E	0.00419	0.00505
DRB1	Position.72	K	0.00723	0.00733
DRB1	Position.72	R	0.01604	0.01754
DRB1	Position.74	A	0.02379	0.02576
DRB1	Position.74	G	0.0081	0.00872
DRB1	Position.75	A	0.02113	0.02368
DRB1	Position.75	E	0.00171	0.00109
DRB1	Position.75	L	0.00095	0.00099
DRB1	Position.75	Q	0.00435	0.00476
DRB1	Position.75	R	0.00375	0.00396
DRB1	Position.78	N	0.00375	0.00396
DRB1	Position.78	T	0.02814	0.03052
DRB1	Position.79	V	0.00474	0.00515
DRB1	Position.79	Y	0.02715	0.02933
DRB1	Position.86	A	0.00074	0.00099
DRB1	Position.86	V	0.03115	0.03349
DRB1	Position.87	G	0.01772	0.01972
DRB1	Position.87	V	0.01417	0.01476
DQA1	Position.11	C	0.01539	0.01772
DQA1	Position.11	Y	0.02315	0.02394
DQA1	Position.18	F	0.01539	0.01772
DQA1	Position.18	S	0.02315	0.02394
DQA1	Position.25	F	0.00807	0.0091
DQA1	Position.25	Y	0.03047	0.03256
DQA1	Position.26	S	0.00717	0.00635
DQA1	Position.26	T	0.03137	0.03532
DQA1	Position.34	E	0.01744	0.01772
DQA1	Position.34	Q	0.02109	0.02394
DQA1	Position.40	E	0.02777	0.02981
DQA1	Position.40	G	0.01077	0.01185
DQA1	Position.41	K	0.00271	0.00311
DQA1	Position.41	R	0.03583	0.03855
DQA1	Position.45	A	0.01539	0.01772
DQA1	Position.45	V	0.02315	0.02394
DQA1	Position.47	C	0.01077	0.01185
DQA1	Position.47	K	0.00521	0.00575
DQA1	Position.47	Q	0.00717	0.00635
DQA1	Position.47	R	0.01539	0.01772
DQA1	Position.48	L	0.02315	0.02394
DQA1	Position.48	W	0.01539	0.01772
DQA1	Position.50	E	0.01539	0.01772
DQA1	Position.50	L	0.01238	0.01209
DQA1	Position.50	V	0.01077	0.01185
DQA1	Position.51	F	0.02777	0.02981
DQA1	Position.51	L	0.01077	0.01185
DQA1	Position.52	H	0.00521	0.00575
DQA1	Position.52	R	0.01794	0.0182
DQA1	Position.52	S	0.01539	0.01772
DQA1	Position.53	K	0.01539	0.01772
DQA1	Position.53	Q	0.01077	0.01185
DQA1	Position.53	R	0.01238	0.01209
DQA1	Position.54	F	0.03333	0.03592
DQA1	Position.54	L	0.00521	0.00575
DQA1	Position.55	G	0.01539	0.01772
DQA1	Position.55	R	0.02315	0.02394
DQA1	Position.56	G	0.01539	0.01772
DQA1	Position.56	InDel	0.01598	0.0176
DQA1	Position.56	R	0.00717	0.00635
DQA1	Position.61	F	0.02315	0.02394
DQA1	Position.61	G	0.01539	0.01772
DQA1	Position.64	R	0.01539	0.01772
DQA1	Position.64	T	0.02315	0.02394
DQA1	Position.66	I	0.02315	0.02394
DQA1	Position.66	M	0.01539	0.01772
DQA1	Position.69	A	0.01539	0.01772
DQA1	Position.69	L	0.022	0.02275
DQA1	Position.69	T	0.00114	0.0012
DQA1	Position.75	I	0.02891	0.03101
DQA1	Position.75	S	0.00963	0.01065
DQA1	Position.76	L	0.01598	0.0176
DQA1	Position.76	M	0.01539	0.01772
DQA1	Position.76	V	0.00717	0.00635
DQA1	Position.80	S	0.02315	0.02394
DQA1	Position.80	Y	0.01539	0.01772
DQB1	Position.9	F	0.00495	0.00545
DQB1	Position.9	L	0.00024	0
DQB1	Position.9	Y	0.0267	0.02903
DQB1	Position.13	A	0.00673	0.00703
DQB1	Position.13	G	0.02516	0.02744
DQB1	Position.14	L	0.00491	0.00565
DQB1	Position.14	M	0.02698	0.02883
DQB1	Position.26	G	0.0058	0.00644
DQB1	Position.26	L	0.01936	0.021
DQB1	Position.26	Y	0.00673	0.00703
DQB1	Position.28	S	0.00703	0.00743
DQB1	Position.28	T	0.02486	0.02705
DQB1	Position.30	H	0.00807	0.00971
DQB1	Position.30	S	0.00703	0.00743
DQB1	Position.30	Y	0.01679	0.01734
DQB1	Position.37	D	0.00024	0
DQB1	Position.37	I	0.00703	0.00743
DQB1	Position.37	Y	0.02463	0.02705
DQB1	Position.38	A	0.01971	0.0214
DQB1	Position.38	V	0.01218	0.01308
DQB1	Position.45	E	0.00649	0.00703
DQB1	Position.45	G	0.0254	0.02744
DQB1	Position.46	E	0.00703	0.00743
DQB1	Position.46	V	0.02486	0.02705
DQB1	Position.47	F	0.00703	0.00743
DQB1	Position.47	Y	0.02486	0.02705
DQB1	Position.52	L	0.00703	0.00743
DQB1	Position.52	P	0.02486	0.02705
DQB1	Position.53	L	0.01917	0.01982
DQB1	Position.53	Q	0.01272	0.01466
DQB1	Position.55	L	0.00703	0.00743
DQB1	Position.55	P	0.01126	0.01159
DQB1	Position.55	R	0.01361	0.01546
DQB1	Position.56	L	0.00089	0.00079
DQB1	Position.56	P	0.03101	0.03369
DQB1	Position.57	A	0.01041	0.0104
DQB1	Position.57	D	0.01598	0.01704
DQB1	Position.57	S	0.00061	0.00089
DQB1	Position.57	V	0.00489	0.00614
DQB1	Position.66	D	0.0082	0.00822
DQB1	Position.66	E	0.0237	0.02626
DQB1	Position.67	I	0.0082	0.00822
DQB1	Position.67	V	0.0237	0.02626
DQB1	Position.70	E	0.00093	0.00079
DQB1	Position.70	G	0.01095	0.01278
DQB1	Position.70	R	0.02001	0.02091
DQB1	Position.71	A	0.00487	0.00565
DQB1	Position.71	D	0.00093	0.00079
DQB1	Position.71	K	0.00703	0.00743
DQB1	Position.71	T	0.01907	0.02061
DQB1	Position.74	A	0.00703	0.00743
DQB1	Position.74	E	0.01907	0.02061
DQB1	Position.74	S	0.0058	0.00644
DQB1	Position.75	L	0.01907	0.02061
DQB1	Position.75	V	0.01283	0.01387
DQB1	Position.77	R	0.01194	0.01308
DQB1	Position.77	T	0.01995	0.0214
DQB1	Position.84	E	0.01272	0.01466
DQB1	Position.84	Q	0.01917	0.01982
DQB1	Position.85	L	0.01917	0.01982
DQB1	Position.85	V	0.01272	0.01466
DQB1	Position.86	A	0.01123	0.01278
DQB1	Position.86	E	0.01917	0.01982
DQB1	Position.86	G	0.00149	0.00188
DQB1	Position.87	F	0.00632	0.00713
DQB1	Position.87	L	0.01917	0.01982
DQB1	Position.87	Y	0.0064	0.00753
DQB1	Position.89	G	0.01272	0.01466
DQB1	Position.89	T	0.01917	0.01982
DQB1	Position.90	I	0.01272	0.01466
DQB1	Position.90	T	0.01917	0.01982
DPB1	Position.8	L	0.04165	0.04435
DPB1	Position.8	V	0.01615	0.01814
DPB1	Position.9	F	0.04165	0.04435
DPB1	Position.9	H	0.0031	0.00305
DPB1	Position.9	Y	0.01305	0.01508
DPB1	Position.11	G	0.04518	0.04956
DPB1	Position.11	L	0.01262	0.01293
DPB1	Position.40	E	0.05649	0.05998
DPB1	Position.40	Q	0.00131	0.00251
DPB1	Position.42	F	0.0512	0.05333
DPB1	Position.42	L	0.00111	0.00108
DPB1	Position.42	Y	0.00549	0.00808
DPB1	Position.43	A	0.03111	0.03537
DPB1	Position.43	V	0.0267	0.02711
DPB1	Position.62	A	0.03111	0.03537
DPB1	Position.62	D	0.02524	0.02496
DPB1	Position.62	E	0.00146	0.00215
DPB1	Position.63	A	0.03257	0.03753
DPB1	Position.63	E	0.02524	0.02496
DPB1	Position.64	D	0.00946	0.00916
DPB1	Position.64	E	0.04834	0.05333
DPB1	Position.72	I	0.04828	0.0519
DPB1	Position.72	L	0.00953	0.01059
DPB1	Position.76	E	0.01211	0.01347
DPB1	Position.76	K	0.04439	0.04651
DPB1	Position.76	R	0.00131	0.00251
DPB1	Position.83	I	0.00146	0.00287
DPB1	Position.83	M	0.04346	0.04651
DPB1	Position.83	V	0.01289	0.01311
DPB1	Position.91	D	0.0176	0.01885
DPB1	Position.91	G	0.03975	0.0422
DPB1	Position.91	V	0.00046	0.00144
DPB1	Position.92	E	0.0176	0.01885
DPB1	Position.92	G	0.0402	0.04363
DPB1	Position.93	A	0.0176	0.01885
DPB1	Position.93	P	0.0402	0.04363
DPB1	Position.94	M	0.0402	0.04363
DPB1	Position.94	V	0.0176	0.01885
