## Supplemental File 1 for "Minimal observed impact of HLA genotype on hospitalization and severity of SARS-CoV-2 infection": AA_OR.txt

Locus	Position	Residue	OR	CI.lower	CI.upper	p.value	sig
A	Position.9	F	1.11	0.88	1.41	0.3645	NS
A	Position.9	S	1.03	0.73	1.42	0.86475	NS
A	Position.9	T	0.97	0.62	1.45	0.86361	NS
A	Position.9	Y	0.82	0.59	1.13	0.22288	NS
A	Position.17	R	0.95	0.47	2.15	0.87558	NS
A	Position.17	S	1.06	0.47	2.11	0.87558	NS
A	Position.44	K	1.08	0.79	1.45	0.62933	NS
A	Position.44	R	0.93	0.69	1.27	0.62933	NS
A	Position.62	E	1.02	0.7	1.44	0.92442	NS
A	Position.62	G	0.9	0.7	1.16	0.40763	NS
A	Position.62	L	0.94	0.51	1.62	0.83505	NS
A	Position.62	Q	1.17	0.93	1.46	0.16068	NS
A	Position.62	R	0.83	0.56	1.21	0.33118	NS
A	Position.63	E	1.17	0.85	1.64	0.33734	NS
A	Position.63	N	0.83	0.56	1.21	0.33118	NS
A	Position.63	Q	0.94	0.51	1.62	0.83505	NS
A	Position.65	G	1.02	0.7	1.45	0.91374	NS
A	Position.65	R	0.98	0.69	1.43	0.91374	NS
A	Position.66	K	0.92	0.73	1.16	0.48378	NS
A	Position.66	N	1.08	0.86	1.37	0.48378	NS
A	Position.67	M	1.08	0.79	1.45	0.62933	NS
A	Position.67	V	0.93	0.69	1.27	0.62933	NS
A	Position.70	H	0.9	0.71	1.15	0.38177	NS
A	Position.70	Q	1.11	0.87	1.41	0.38177	NS
A	Position.73	I	0.99	0.51	1.77	0.98303	NS
A	Position.73	T	1.01	0.56	1.95	0.98303	NS
A	Position.76	A	0.96	0.73	1.25	0.74123	NS
A	Position.76	E	1.01	0.75	1.35	0.95173	NS
A	Position.76	V	1.03	0.82	1.29	0.81441	NS
A	Position.77	D	1.03	0.82	1.29	0.81441	NS
A	Position.77	N	0.98	0.78	1.25	0.89676	NS
A	Position.77	S	0.95	0.56	1.52	0.82184	NS
A	Position.79	G	1.01	0.75	1.37	0.95836	NS
A	Position.79	R	0.99	0.73	1.33	0.95836	NS
A	Position.80	I	0.99	0.73	1.33	0.95836	NS
A	Position.80	T	1.01	0.75	1.37	0.95836	NS
A	Position.81	A	0.99	0.73	1.33	0.95836	NS
A	Position.81	L	1.01	0.75	1.37	0.95836	NS
A	Position.82	L	0.99	0.73	1.33	0.95836	NS
A	Position.82	R	1.01	0.75	1.37	0.95836	NS
A	Position.83	G	1.01	0.75	1.37	0.95836	NS
A	Position.83	R	0.99	0.73	1.33	0.95836	NS
A	Position.90	A	1.1	0.85	1.43	0.45228	NS
A	Position.90	D	0.91	0.7	1.17	0.45228	NS
A	Position.95	I	1.1	0.87	1.38	0.41781	NS
A	Position.95	L	1	0.7	1.41	0.98938	NS
A	Position.95	V	0.89	0.69	1.15	0.37396	NS
A	Position.97	I	1.13	0.9	1.42	0.28922	NS
A	Position.97	M	1.03	0.79	1.32	0.83868	NS
A	Position.97	R	0.86	0.68	1.09	0.2102	NS
A	Position.99	F	1.02	0.7	1.45	0.91374	NS
A	Position.99	Y	0.98	0.69	1.43	0.91374	NS
A	Position.105	P	1	0.78	1.27	0.98208	NS
A	Position.105	S	1	0.79	1.28	0.98208	NS
A	Position.107	G	1.12	0.88	1.45	0.34475	NS
A	Position.107	W	0.89	0.69	1.14	0.34475	NS
A	Position.109	F	0.85	0.48	1.61	0.56228	NS
A	Position.109	L	1.18	0.62	2.07	0.56228	NS
A	Position.114	E	1.06	0.47	2.11	0.87558	NS
A	Position.114	H	0.95	0.76	1.2	0.66948	NS
A	Position.114	Q	0.88	0.61	1.23	0.447	NS
A	Position.114	R	1.11	0.88	1.38	0.37093	NS
A	Position.116	D	1.04	0.83	1.31	0.70771	NS
A	Position.116	H	1.06	0.47	2.11	0.87558	NS
A	Position.116	Y	0.95	0.76	1.2	0.66948	NS
A	Position.128	K	0.95	0.76	1.19	0.66652	NS
A	Position.128	N	1.05	0.84	1.32	0.66652	NS
A	Position.143	I	1.06	0.84	1.36	0.59905	NS
A	Position.143	T	0.94	0.74	1.19	0.59905	NS
A	Position.145	K	1.2	0.91	1.61	0.18853	NS
A	Position.145	Q	0.83	0.62	1.1	0.18853	NS
A	Position.146	H	0.94	0.74	1.19	0.59905	NS
A	Position.146	R	1.06	0.84	1.36	0.59905	NS
A	Position.150	A	1.57	0.9	2.94	0.1061	NS
A	Position.150	T	0.64	0.34	1.11	0.1061	NS
A	Position.151	A	0.93	0.69	1.27	0.62933	NS
A	Position.151	V	1.08	0.79	1.45	0.62933	NS
A	Position.152	H	1.06	0.78	1.46	0.71793	NS
A	Position.152	R	0.95	0.68	1.29	0.71793	NS
A	Position.153	A	1.02	0.77	1.34	0.89392	NS
A	Position.153	E	1.03	0.77	1.35	0.8403	NS
A	Position.153	R	1.55	0.39	4.39	0.41096	NS
A	Position.153	V	0.96	0.76	1.2	0.70325	NS
A	Position.153	W	0.93	0.29	2.31	0.87948	NS
A	Position.171	L	0.98	0.78	1.23	0.84675	NS
A	Position.171	Q	1.07	0.78	1.46	0.65522	NS
A	Position.171	R	1.08	0.79	1.45	0.62933	NS
A	Position.171	W	0.86	0.58	1.26	0.44208	NS
A	Position.173	A	0.93	0.69	1.27	0.62933	NS
A	Position.173	V	1.08	0.79	1.45	0.62933	NS
A	Position.176	D	1.22	0.89	1.65	0.18385	NS
A	Position.176	E	0.82	0.61	1.12	0.18385	NS
A	Position.181	D	1.06	0.82	1.36	0.6435	NS
A	Position.181	E	0.94	0.74	1.22	0.6435	NS
A	Position.182	G	1.06	0.82	1.36	0.6435	NS
A	Position.182	W	0.94	0.74	1.22	0.6435	NS
B	Position.9	D	0.97	0.66	1.39	0.86159	NS
B	Position.9	H	1.09	0.83	1.42	0.52299	NS
B	Position.9	Y	0.95	0.75	1.21	0.65798	NS
B	Position.11	A	1.06	0.83	1.36	0.62104	NS
B	Position.11	S	0.94	0.73	1.2	0.62104	NS
B	Position.12	M	0.96	0.76	1.22	0.72279	NS
B	Position.12	V	1.04	0.82	1.32	0.72279	NS
B	Position.24	A	0.97	0.75	1.24	0.78719	NS
B	Position.24	S	1.02	0.81	1.28	0.89206	NS
B	Position.24	T	1.01	0.79	1.29	0.90359	NS
B	Position.35	D	1	0.6	1.78	0.98879	NS
B	Position.35	G	1	0.56	1.66	0.98879	NS
B	Position.37	L	1	0.78	1.28	0.98782	NS
B	Position.37	Q	1	0.78	1.29	0.98782	NS
B	Position.46	A	0.95	0.74	1.22	0.66564	NS
B	Position.46	T	1.05	0.82	1.35	0.66564	NS
B	Position.50	E	1.02	0.81	1.29	0.82942	NS
B	Position.50	K	1.04	0.8	1.33	0.78623	NS
B	Position.50	M	0.98	0.68	1.37	0.89883	NS
B	Position.50	T	0.94	0.71	1.23	0.66465	NS
B	Position.51	A	0.98	0.68	1.37	0.89883	NS
B	Position.51	E	1.02	0.73	1.47	0.89883	NS
B	Position.67	G	0.95	0.52	1.64	0.866	NS
B	Position.67	R	1.05	0.61	1.93	0.866	NS
B	Position.68	E	0.96	0.77	1.21	0.74991	NS
B	Position.68	N	1.04	0.83	1.3	0.74991	NS
B	Position.70	Q	1.07	0.63	1.93	0.79998	NS
B	Position.70	R	0.93	0.52	1.58	0.79998	NS
B	Position.71	I	1.07	0.63	1.93	0.79998	NS
B	Position.71	N	0.93	0.52	1.58	0.79998	NS
B	Position.72	C	0.82	0.56	1.18	0.28686	NS
B	Position.72	F	0.98	0.76	1.27	0.90304	NS
B	Position.72	M	0.93	0.52	1.58	0.79998	NS
B	Position.72	S	1	0.8	1.26	0.97026	NS
B	Position.72	Y	1.18	0.88	1.57	0.24563	NS
B	Position.74	A	1.07	0.83	1.38	0.57878	NS
B	Position.74	T	0.93	0.72	1.21	0.57878	NS
B	Position.75	K	0.78	0.36	1.5	0.45862	NS
B	Position.75	N	0.93	0.72	1.21	0.57878	NS
B	Position.75	Q	1.18	0.88	1.57	0.24563	NS
B	Position.75	S	0.93	0.52	1.58	0.79998	NS
B	Position.76	A	1.07	0.83	1.38	0.57878	NS
B	Position.76	T	0.93	0.72	1.21	0.57878	NS
B	Position.86	D	1.06	0.84	1.34	0.58405	NS
B	Position.86	Y	0.94	0.75	1.19	0.58405	NS
B	Position.92	I	0.88	0.62	1.21	0.42212	NS
B	Position.92	N	1.22	0.97	1.56	0.088117	NS
B	Position.92	T	0.83	0.62	1.1	0.1951	NS
B	Position.93	A	0.88	0.69	1.12	0.29555	NS
B	Position.93	L	1.14	0.89	1.46	0.29555	NS
B	Position.94	L	0.82	0.64	1.04	0.088117	NS
B	Position.94	R	1.22	0.97	1.56	0.088117	NS
B	Position.95	G	1.22	0.97	1.56	0.088117	NS
B	Position.95	R	0.82	0.64	1.04	0.088117	NS
B	Position.107	I	0.97	0.75	1.25	0.81994	NS
B	Position.107	T	1.03	0.8	1.33	0.81994	NS
B	Position.108	I	0.94	0.74	1.21	0.6438	NS
B	Position.108	L	1.02	0.82	1.28	0.8296	NS
B	Position.108	W	1.05	0.76	1.42	0.77035	NS
B	Position.110	N	0.8	0.37	1.53	0.49684	NS
B	Position.110	R	0.89	0.71	1.12	0.31941	NS
B	Position.110	S	1.2	0.93	1.53	0.13816	NS
B	Position.110	T	0.87	0.59	1.25	0.4569	NS
B	Position.110	V	0.93	0.47	1.7	0.81897	NS
B	Position.110	W	1.39	0.79	2.3	0.19665	NS
B	Position.112	binned	0.47	0.09	1.43	0.18949	NS
B	Position.112	Y	2.13	0.7	10.62	0.18949	NS
B	Position.122	F	1.1	0.39	2.56	0.81752	NS
B	Position.122	L	0.91	0.39	2.57	0.81752	NS
B	Position.126	H	1.03	0.8	1.33	0.82039	NS
B	Position.126	Y	0.97	0.75	1.25	0.82039	NS
B	Position.127	D	0.99	0.79	1.24	0.93689	NS
B	Position.127	H	0.73	0.36	1.36	0.31983	NS
B	Position.127	N	1.06	0.84	1.32	0.63054	NS
B	Position.129	D	0.83	0.6	1.12	0.20934	NS
B	Position.129	F	0.93	0.63	1.34	0.69925	NS
B	Position.129	L	1.29	0.87	1.85	0.16795	NS
B	Position.129	S	0.94	0.71	1.23	0.63597	NS
B	Position.129	Y	1.1	0.88	1.38	0.39554	NS
B	Position.144	R	1.16	0.92	1.47	0.19642	NS
B	Position.144	S	0.86	0.68	1.09	0.19642	NS
B	Position.156	S	0.93	0.54	1.53	0.77717	NS
B	Position.156	T	1.07	0.65	1.87	0.77717	NS
B	Position.158	L	1.18	0.54	2.28	0.62609	NS
B	Position.158	R	0.85	0.44	1.84	0.62609	NS
B	Position.160	L	0.93	0.54	1.53	0.77717	NS
B	Position.160	W	1.07	0.65	1.87	0.77717	NS
B	Position.165	E	1.11	0.88	1.41	0.34657	NS
B	Position.165	V	0.9	0.71	1.13	0.34657	NS
B	Position.169	D	1.09	0.83	1.41	0.5222	NS
B	Position.169	L	0.91	0.73	1.15	0.41817	NS
B	Position.169	R	1.09	0.79	1.48	0.59503	NS
B	Position.169	W	0.94	0.55	1.53	0.81354	NS
B	Position.171	A	2.54	1.13	7.07	0.020875	*
B	Position.171	T	0.39	0.14	0.88	0.020875	*
B	Position.176	E	1.07	0.83	1.37	0.5739	NS
B	Position.176	L	0.95	0.76	1.19	0.65243	NS
B	Position.176	T	0.99	0.77	1.27	0.95369	NS
B	Position.180	S	0.88	0.63	1.22	0.43527	NS
B	Position.180	W	1.14	0.82	1.6	0.43527	NS
B	Position.184	H	0.98	0.7	1.34	0.88243	NS
B	Position.184	Y	1.02	0.75	1.43	0.88243	NS
B	Position.190	D	1.12	0.88	1.42	0.3283	NS
B	Position.190	E	0.89	0.7	1.13	0.3283	NS
B	Position.191	K	1.08	0.81	1.42	0.59563	NS
B	Position.191	T	0.93	0.71	1.24	0.59563	NS
B	Position.193	E	1.12	0.88	1.42	0.3283	NS
B	Position.193	Q	0.89	0.7	1.13	0.3283	NS
C	Position.6	K	1.01	0.5	1.83	0.98671	NS
C	Position.6	R	0.99	0.55	1.99	0.98671	NS
C	Position.9	D	1.01	0.8	1.26	0.95874	NS
C	Position.9	F	1.01	0.5	1.83	0.98671	NS
C	Position.9	S	1.14	0.8	1.58	0.43592	NS
C	Position.9	Y	0.94	0.75	1.18	0.57149	NS
C	Position.11	A	0.9	0.67	1.23	0.47853	NS
C	Position.11	S	1.11	0.81	1.5	0.47853	NS
C	Position.14	R	0.96	0.67	1.39	0.79656	NS
C	Position.14	W	1.05	0.72	1.49	0.79656	NS
C	Position.16	G	1.12	0.63	2.16	0.70515	NS
C	Position.16	S	0.9	0.46	1.59	0.70515	NS
C	Position.21	H	0.89	0.66	1.19	0.41548	NS
C	Position.21	R	1.12	0.84	1.52	0.41548	NS
C	Position.24	A	0.99	0.79	1.25	0.95431	NS
C	Position.24	S	1.01	0.8	1.26	0.95431	NS
C	Position.35	Q	1.15	0.82	1.58	0.37746	NS
C	Position.35	R	0.87	0.63	1.21	0.37746	NS
C	Position.49	A	0.96	0.67	1.39	0.79656	NS
C	Position.49	E	1.05	0.72	1.49	0.79656	NS
C	Position.71	K	1	0.75	1.35	0.99789	NS
C	Position.71	N	1	0.74	1.34	0.99789	NS
C	Position.78	A	1.05	0.84	1.32	0.6572	NS
C	Position.78	T	0.95	0.76	1.19	0.6572	NS
C	Position.82	N	0.99	0.78	1.25	0.93362	NS
C	Position.82	S	1.01	0.8	1.28	0.93362	NS
C	Position.85	K	0.99	0.78	1.25	0.93362	NS
C	Position.85	N	1.01	0.8	1.28	0.93362	NS
C	Position.95	A	0.98	0.78	1.22	0.83295	NS
C	Position.95	D	1.02	0.82	1.28	0.83295	NS
C	Position.96	G	0.89	0.56	1.48	0.61141	NS
C	Position.96	R	1.13	0.67	1.79	0.61141	NS
C	Position.99	I	0.9	0.64	1.23	0.49299	NS
C	Position.99	T	1.11	0.81	1.55	0.49299	NS
C	Position.100	F	0.98	0.3	2.43	0.95978	NS
C	Position.100	I	1.01	0.74	1.37	0.93038	NS
C	Position.100	L	0.99	0.74	1.34	0.94538	NS
C	Position.102	R	1.13	0.86	1.49	0.37389	NS
C	Position.102	W	0.89	0.67	1.16	0.37389	NS
C	Position.104	C	1.01	0.5	1.83	0.98671	NS
C	Position.104	F	1.13	0.8	1.57	0.45201	NS
C	Position.104	S	1.01	0.73	1.39	0.9258	NS
C	Position.104	Y	0.93	0.73	1.19	0.54093	NS
C	Position.108	L	1.08	0.77	1.54	0.64098	NS
C	Position.108	V	0.92	0.65	1.29	0.64098	NS
C	Position.118	H	0.79	0.31	1.71	0.55689	NS
C	Position.118	Y	1.26	0.58	3.23	0.55689	NS
C	Position.119	D	0.82	0.64	1.06	0.1162	NS
C	Position.119	N	1.22	0.94	1.56	0.1162	NS
C	Position.121	F	1.23	0.96	1.57	0.087579	NS
C	Position.121	L	0.54	0.14	1.43	0.21727	NS
C	Position.121	S	0.91	0.73	1.15	0.42572	NS
C	Position.121	Y	0.93	0.67	1.26	0.62523	NS
C	Position.143	K	1.1	0.79	1.52	0.53909	NS
C	Position.143	T	0.91	0.66	1.27	0.53909	NS
C	Position.159	L	1.11	0.88	1.41	0.36495	NS
C	Position.159	W	0.9	0.71	1.14	0.36495	NS
C	Position.168	D	0.98	0.3	2.43	0.95978	NS
C	Position.168	L	1.06	0.85	1.33	0.58793	NS
C	Position.168	Q	0.57	0.25	1.12	0.098429	NS
C	Position.168	R	1.13	0.88	1.44	0.31494	NS
C	Position.168	W	0.87	0.64	1.16	0.33997	NS
C	Position.175	E	1.3	0.78	2.07	0.26889	NS
C	Position.175	L	0.92	0.65	1.29	0.64098	NS
C	Position.175	T	0.97	0.73	1.31	0.83704	NS
C	Position.185	E	1.08	0.77	1.54	0.64098	NS
C	Position.185	K	0.92	0.65	1.29	0.64098	NS
C	Position.201	E	0.88	0.65	1.21	0.40885	NS
C	Position.201	K	1.13	0.82	1.54	0.40885	NS
DRB1	Position.9	E	0.92	0.73	1.15	0.44204	NS
DRB1	Position.9	K	0.93	0.24	2.54	0.88647	NS
DRB1	Position.9	W	1.1	0.87	1.37	0.42095	NS
DRB1	Position.10	E	1.42	0.27	4.68	0.56168	NS
DRB1	Position.10	Q	0.95	0.76	1.19	0.65564	NS
DRB1	Position.10	Y	1.04	0.83	1.31	0.72338	NS
DRB1	Position.11	D	0.93	0.24	2.54	0.88647	NS
DRB1	Position.11	G	1.01	0.72	1.4	0.93295	NS
DRB1	Position.11	L	1.18	0.82	1.66	0.33257	NS
DRB1	Position.11	P	1.03	0.75	1.39	0.85233	NS
DRB1	Position.11	S	1.04	0.83	1.31	0.72338	NS
DRB1	Position.11	V	0.8	0.58	1.09	0.14875	NS
DRB1	Position.12	K	0.96	0.77	1.21	0.72338	NS
DRB1	Position.12	T	1.04	0.83	1.31	0.72338	NS
DRB1	Position.13	F	1.17	0.84	1.62	0.32023	NS
DRB1	Position.13	G	0.86	0.44	1.53	0.60527	NS
DRB1	Position.13	H	0.78	0.56	1.07	0.11276	NS
DRB1	Position.13	R	1.03	0.75	1.39	0.85233	NS
DRB1	Position.13	S	1.07	0.85	1.34	0.56371	NS
DRB1	Position.13	Y	1.01	0.72	1.4	0.93295	NS
DRB1	Position.14	E	0.99	0.72	1.38	0.93295	NS
DRB1	Position.14	K	1.01	0.72	1.4	0.93295	NS
DRB1	Position.16	H	1.16	0.65	2.25	0.60527	NS
DRB1	Position.16	Y	0.86	0.44	1.53	0.60527	NS
DRB1	Position.25	Q	1.01	0.72	1.4	0.93295	NS
DRB1	Position.25	R	0.99	0.72	1.38	0.93295	NS
DRB1	Position.27	F	0.94	0.73	1.22	0.64738	NS
DRB1	Position.27	L	1.14	0.81	1.57	0.43249	NS
DRB1	Position.27	Y	0.97	0.68	1.35	0.85802	NS
DRB1	Position.29	D	0.93	0.73	1.19	0.54746	NS
DRB1	Position.29	E	1.08	0.84	1.39	0.51812	NS
DRB1	Position.29	H	0.93	0.24	2.54	0.88647	NS
DRB1	Position.31	binned	1.09	0.42	2.38	0.82392	NS
DRB1	Position.31	C	1.18	0.82	1.66	0.33257	NS
DRB1	Position.31	H	0.64	0.13	2	0.45732	NS
DRB1	Position.31	L	1.01	0.72	1.4	0.93295	NS
DRB1	Position.31	Y	0.93	0.72	1.19	0.54113	NS
DRB1	Position.32	F	0.85	0.62	1.19	0.32023	NS
DRB1	Position.32	I	1.16	0.82	1.6	0.3819	NS
DRB1	Position.32	V	1.42	0.27	4.68	0.56168	NS
DRB1	Position.33	H	1	0.77	1.28	0.97605	NS
DRB1	Position.33	Y	1	0.78	1.3	0.97605	NS
DRB1	Position.34	H	0.78	0.56	1.07	0.11276	NS
DRB1	Position.34	N	1.29	0.94	1.8	0.11276	NS
DRB1	Position.38	F	0.92	0.66	1.25	0.5818	NS
DRB1	Position.38	L	0.64	0.13	2	0.45732	NS
DRB1	Position.38	N	1.07	0.83	1.39	0.57386	NS
DRB1	Position.38	S	1.1	0.86	1.42	0.428	NS
DRB1	Position.38	Y	0.92	0.72	1.18	0.51749	NS
DRB1	Position.39	binned	0.89	0.31	2.04	0.78043	NS
DRB1	Position.39	V	1.13	0.49	3.18	0.78043	NS
DRB1	Position.48	F	1.04	0.83	1.3	0.71624	NS
DRB1	Position.48	Y	0.96	0.77	1.2	0.71624	NS
DRB1	Position.58	A	0.52	0.16	1.26	0.14706	NS
DRB1	Position.58	D	1.08	0.83	1.43	0.54859	NS
DRB1	Position.58	S	1.07	0.59	1.81	0.80573	NS
DRB1	Position.58	V	0.97	0.71	1.32	0.84729	NS
DRB1	Position.59	A	0.93	0.65	1.35	0.67078	NS
DRB1	Position.59	E	1.08	0.74	1.54	0.67078	NS
DRB1	Position.61	H	0.52	0.16	1.26	0.14706	NS
DRB1	Position.61	S	0.97	0.71	1.32	0.84729	NS
DRB1	Position.61	Y	1.12	0.84	1.52	0.43792	NS
DRB1	Position.68	F	1.01	0.74	1.38	0.92818	NS
DRB1	Position.68	I	1.07	0.85	1.34	0.55746	NS
DRB1	Position.68	L	0.93	0.74	1.17	0.51162	NS
DRB1	Position.71	D	1.13	0.9	1.42	0.26409	NS
DRB1	Position.71	Q	0.92	0.74	1.16	0.48143	NS
DRB1	Position.71	R	0.74	0.37	1.35	0.32896	NS
DRB1	Position.72	A	0.94	0.67	1.31	0.72757	NS
DRB1	Position.72	E	1.13	0.82	1.55	0.42336	NS
DRB1	Position.72	K	0.92	0.7	1.21	0.54752	NS
DRB1	Position.72	R	1.02	0.82	1.28	0.84114	NS
DRB1	Position.74	A	1.01	0.78	1.31	0.96401	NS
DRB1	Position.74	G	0.99	0.76	1.28	0.96401	NS
DRB1	Position.75	A	1.12	0.88	1.43	0.36016	NS
DRB1	Position.75	E	0.58	0.28	1.06	0.074496	NS
DRB1	Position.75	L	0.97	0.45	1.86	0.92327	NS
DRB1	Position.75	Q	1.01	0.72	1.4	0.93295	NS
DRB1	Position.75	R	0.97	0.67	1.38	0.88021	NS
DRB1	Position.78	N	0.97	0.67	1.38	0.88021	NS
DRB1	Position.78	T	1.03	0.73	1.48	0.88021	NS
DRB1	Position.79	V	1.01	0.73	1.37	0.97054	NS
DRB1	Position.79	Y	0.99	0.73	1.38	0.97054	NS
DRB1	Position.86	A	1.24	0.57	2.4	0.52515	NS
DRB1	Position.86	V	0.81	0.42	1.75	0.52515	NS
DRB1	Position.87	G	1.07	0.85	1.34	0.55649	NS
DRB1	Position.87	V	0.94	0.75	1.17	0.55649	NS
DQA1	Position.11	C	1.11	0.89	1.4	0.34326	NS
DQA1	Position.11	Y	0.9	0.72	1.13	0.34326	NS
DQA1	Position.18	F	1.11	0.89	1.4	0.34326	NS
DQA1	Position.18	S	0.9	0.72	1.13	0.34326	NS
DQA1	Position.25	F	1.06	0.8	1.38	0.6916	NS
DQA1	Position.25	Y	0.95	0.72	1.25	0.6916	NS
DQA1	Position.26	S	0.79	0.57	1.07	0.11785	NS
DQA1	Position.26	T	1.27	0.94	1.76	0.11785	NS
DQA1	Position.34	E	0.89	0.71	1.12	0.32446	NS
DQA1	Position.34	Q	1.12	0.89	1.4	0.32446	NS
DQA1	Position.40	E	0.98	0.76	1.26	0.8394	NS
DQA1	Position.40	G	1.03	0.8	1.31	0.8394	NS
DQA1	Position.41	K	1.07	0.68	1.63	0.75523	NS
DQA1	Position.41	R	0.94	0.61	1.48	0.75523	NS
DQA1	Position.45	A	1.11	0.89	1.4	0.34326	NS
DQA1	Position.45	V	0.9	0.72	1.13	0.34326	NS
DQA1	Position.47	C	1.03	0.8	1.31	0.8394	NS
DQA1	Position.47	K	1.02	0.73	1.41	0.88422	NS
DQA1	Position.47	Q	0.79	0.57	1.07	0.11785	NS
DQA1	Position.47	R	1.11	0.89	1.4	0.34326	NS
DQA1	Position.48	L	0.9	0.72	1.13	0.34326	NS
DQA1	Position.48	W	1.11	0.89	1.4	0.34326	NS
DQA1	Position.50	E	1.11	0.89	1.4	0.34326	NS
DQA1	Position.50	L	0.86	0.67	1.1	0.23325	NS
DQA1	Position.50	V	1.03	0.8	1.31	0.8394	NS
DQA1	Position.51	F	0.98	0.76	1.26	0.8394	NS
DQA1	Position.51	L	1.03	0.8	1.31	0.8394	NS
DQA1	Position.52	H	1.02	0.73	1.41	0.88422	NS
DQA1	Position.52	R	0.89	0.71	1.12	0.30229	NS
DQA1	Position.52	S	1.11	0.89	1.4	0.34326	NS
DQA1	Position.53	K	1.11	0.89	1.4	0.34326	NS
DQA1	Position.53	Q	1.03	0.8	1.31	0.8394	NS
DQA1	Position.53	R	0.86	0.67	1.1	0.23325	NS
DQA1	Position.54	F	0.98	0.71	1.37	0.88422	NS
DQA1	Position.54	L	1.02	0.73	1.41	0.88422	NS
DQA1	Position.55	G	1.11	0.89	1.4	0.34326	NS
DQA1	Position.55	R	0.9	0.72	1.13	0.34326	NS
DQA1	Position.56	G	1.11	0.89	1.4	0.34326	NS
DQA1	Position.56	InDel	1.03	0.82	1.3	0.77508	NS
DQA1	Position.56	R	0.79	0.57	1.07	0.11785	NS
DQA1	Position.61	F	0.9	0.72	1.13	0.34326	NS
DQA1	Position.61	G	1.11	0.89	1.4	0.34326	NS
DQA1	Position.64	R	1.11	0.89	1.4	0.34326	NS
DQA1	Position.64	T	0.9	0.72	1.13	0.34326	NS
DQA1	Position.66	I	0.9	0.72	1.13	0.34326	NS
DQA1	Position.66	M	1.11	0.89	1.4	0.34326	NS
DQA1	Position.69	A	1.11	0.89	1.4	0.34326	NS
DQA1	Position.69	L	0.9	0.72	1.13	0.36539	NS
DQA1	Position.69	T	0.97	0.45	1.86	0.92327	NS
DQA1	Position.75	I	0.97	0.75	1.26	0.80436	NS
DQA1	Position.75	S	1.03	0.79	1.33	0.80436	NS
DQA1	Position.76	L	1.03	0.82	1.3	0.77508	NS
DQA1	Position.76	M	1.11	0.89	1.4	0.34326	NS
DQA1	Position.76	V	0.79	0.57	1.07	0.11785	NS
DQA1	Position.80	S	0.9	0.72	1.13	0.34326	NS
DQA1	Position.80	Y	1.11	0.89	1.4	0.34326	NS
DQB1	Position.9	F	1.02	0.74	1.38	0.88906	NS
DQB1	Position.9	L	0	0	1.5	0.10569	NS
DQB1	Position.9	Y	1.04	0.76	1.42	0.82094	NS
DQB1	Position.13	A	0.96	0.72	1.26	0.75821	NS
DQB1	Position.13	G	1.04	0.79	1.39	0.75821	NS
DQB1	Position.14	L	1.08	0.79	1.45	0.62933	NS
DQB1	Position.14	M	0.93	0.69	1.27	0.62933	NS
DQB1	Position.26	G	1.03	0.77	1.37	0.81833	NS
DQB1	Position.26	L	1.01	0.8	1.27	0.93989	NS
DQB1	Position.26	Y	0.96	0.72	1.26	0.75821	NS
DQB1	Position.28	S	0.97	0.73	1.27	0.83405	NS
DQB1	Position.28	T	1.03	0.79	1.36	0.83405	NS
DQB1	Position.30	H	1.16	0.9	1.48	0.23964	NS
DQB1	Position.30	S	0.97	0.73	1.27	0.83405	NS
DQB1	Position.30	Y	0.91	0.73	1.14	0.3938	NS
DQB1	Position.37	D	0	0	1.5	0.10569	NS
DQB1	Position.37	I	0.97	0.73	1.27	0.83405	NS
DQB1	Position.37	Y	1.07	0.82	1.42	0.59807	NS
DQB1	Position.38	A	1.01	0.8	1.28	0.92422	NS
DQB1	Position.38	V	0.99	0.78	1.25	0.92422	NS
DQB1	Position.45	E	1	0.75	1.32	0.98312	NS
DQB1	Position.45	G	1	0.76	1.33	0.98312	NS
DQB1	Position.46	E	0.97	0.73	1.27	0.83405	NS
DQB1	Position.46	V	1.03	0.79	1.36	0.83405	NS
DQB1	Position.47	F	0.97	0.73	1.27	0.83405	NS
DQB1	Position.47	Y	1.03	0.79	1.36	0.83405	NS
DQB1	Position.52	L	0.97	0.73	1.27	0.83405	NS
DQB1	Position.52	P	1.03	0.79	1.36	0.83405	NS
DQB1	Position.53	L	0.9	0.71	1.13	0.33455	NS
DQB1	Position.53	Q	1.11	0.89	1.4	0.33455	NS
DQB1	Position.55	L	0.97	0.73	1.27	0.83405	NS
DQB1	Position.55	P	0.93	0.73	1.18	0.52952	NS
DQB1	Position.55	R	1.09	0.87	1.37	0.43416	NS
DQB1	Position.56	L	0.82	0.34	1.7	0.59878	NS
DQB1	Position.56	P	1.21	0.59	2.9	0.59878	NS
DQB1	Position.57	A	0.89	0.7	1.14	0.34126	NS
DQB1	Position.57	D	0.97	0.78	1.22	0.81055	NS
DQB1	Position.57	S	1.36	0.6	2.74	0.38493	NS
DQB1	Position.57	V	1.2	0.88	1.6	0.21921	NS
DQB1	Position.66	D	0.91	0.69	1.17	0.44681	NS
DQB1	Position.66	E	1.1	0.85	1.44	0.44681	NS
DQB1	Position.67	I	0.91	0.69	1.17	0.44681	NS
DQB1	Position.67	V	1.1	0.85	1.44	0.44681	NS
DQB1	Position.70	E	0.78	0.33	1.61	0.50608	NS
DQB1	Position.70	G	1.13	0.89	1.42	0.30267	NS
DQB1	Position.70	R	0.91	0.73	1.15	0.43342	NS
DQB1	Position.71	A	1.09	0.79	1.47	0.57955	NS
DQB1	Position.71	D	0.78	0.33	1.61	0.50608	NS
DQB1	Position.71	K	0.97	0.73	1.27	0.83405	NS
DQB1	Position.71	T	1	0.8	1.26	0.99695	NS
DQB1	Position.74	A	0.97	0.73	1.27	0.83405	NS
DQB1	Position.74	E	1	0.8	1.26	0.99695	NS
DQB1	Position.74	S	1.03	0.77	1.37	0.81833	NS
DQB1	Position.75	L	1	0.8	1.26	0.99695	NS
DQB1	Position.75	V	1	0.79	1.26	0.99695	NS
DQB1	Position.77	R	1.02	0.81	1.29	0.85607	NS
DQB1	Position.77	T	0.98	0.78	1.24	0.85607	NS
DQB1	Position.84	E	1.11	0.89	1.4	0.33455	NS
DQB1	Position.84	Q	0.9	0.71	1.13	0.33455	NS
DQB1	Position.85	L	0.9	0.71	1.13	0.33455	NS
DQB1	Position.85	V	1.11	0.89	1.4	0.33455	NS
DQB1	Position.86	A	1.08	0.86	1.37	0.48876	NS
DQB1	Position.86	E	0.9	0.71	1.13	0.33455	NS
DQB1	Position.86	G	1.18	0.69	1.92	0.5036	NS
DQB1	Position.87	F	1.06	0.79	1.39	0.69518	NS
DQB1	Position.87	L	0.9	0.71	1.13	0.33455	NS
DQB1	Position.87	Y	1.11	0.84	1.46	0.43053	NS
DQB1	Position.89	G	1.11	0.89	1.4	0.33455	NS
DQB1	Position.89	T	0.9	0.71	1.13	0.33455	NS
DQB1	Position.90	I	1.11	0.89	1.4	0.33455	NS
DQB1	Position.90	T	0.9	0.71	1.13	0.33455	NS
DPB1	Position.8	L	0.95	0.74	1.22	0.66755	NS
DPB1	Position.8	V	1.05	0.82	1.35	0.66755	NS
DPB1	Position.9	F	0.95	0.74	1.22	0.66755	NS
DPB1	Position.9	H	0.91	0.51	1.5	0.69859	NS
DPB1	Position.9	Y	1.09	0.83	1.42	0.50395	NS
DPB1	Position.11	G	1.07	0.81	1.42	0.61979	NS
DPB1	Position.11	L	0.93	0.7	1.23	0.61979	NS
DPB1	Position.40	E	0.55	0.31	1.06	0.039183	*
DPB1	Position.40	Q	1.81	0.94	3.23	0.039183	*
DPB1	Position.42	F	0.75	0.55	1.05	0.070309	NS
DPB1	Position.42	L	0.9	0.32	2.06	0.80244	NS
DPB1	Position.42	Y	1.41	0.99	1.98	0.038225	*
DPB1	Position.43	A	1.12	0.89	1.41	0.31491	NS
DPB1	Position.43	V	0.89	0.71	1.12	0.31491	NS
DPB1	Position.62	A	1.12	0.89	1.41	0.31491	NS
DPB1	Position.62	D	0.86	0.68	1.08	0.17829	NS
DPB1	Position.62	E	1.38	0.68	2.55	0.29537	NS
DPB1	Position.63	A	1.17	0.93	1.47	0.17829	NS
DPB1	Position.63	E	0.86	0.68	1.08	0.17829	NS
DPB1	Position.64	D	0.88	0.63	1.2	0.405	NS
DPB1	Position.64	E	1.14	0.83	1.58	0.405	NS
DPB1	Position.72	I	0.97	0.72	1.32	0.82028	NS
DPB1	Position.72	L	1.03	0.76	1.39	0.82028	NS
DPB1	Position.76	E	1.04	0.78	1.36	0.78866	NS
DPB1	Position.76	K	0.88	0.68	1.14	0.31582	NS
DPB1	Position.76	R	1.81	0.94	3.23	0.039183	*
DPB1	Position.83	I	1.86	1.02	3.21	0.021041	*
DPB1	Position.83	M	0.96	0.74	1.25	0.75383	NS
DPB1	Position.83	V	0.93	0.7	1.21	0.56866	NS
DPB1	Position.91	D	0.99	0.77	1.26	0.91506	NS
DPB1	Position.91	G	0.94	0.74	1.2	0.63386	NS
DPB1	Position.91	V	2.94	1.17	6.54	0.0043979	*
DPB1	Position.92	E	0.99	0.77	1.26	0.91506	NS
DPB1	Position.92	G	1.01	0.79	1.3	0.91506	NS
DPB1	Position.93	A	0.99	0.77	1.26	0.91506	NS
DPB1	Position.93	P	1.01	0.79	1.3	0.91506	NS
DPB1	Position.94	M	1.01	0.79	1.3	0.91506	NS
DPB1	Position.94	V	0.99	0.77	1.26	0.91506	NS
