## Supplemental File 1 for "Minimal observed impact of HLA genotype on hospitalization and severity of SARS-CoV-2 infection": AA_table.txt

Locus	Position	Residue	Group.0	Group.1
A	Position.9	F	2640	223
A	Position.9	S	577	48
A	Position.9	T	356	28
A	Position.9	Y	711	49
A	Position.17	R	4179	339
A	Position.17	S	105	9
A	Position.44	K	660	57
A	Position.44	R	3624	291
A	Position.62	E	473	39
A	Position.62	G	1272	96
A	Position.62	L	195	15
A	Position.62	Q	1865	165
A	Position.62	R	479	33
A	Position.63	E	3610	300
A	Position.63	N	479	33
A	Position.63	Q	195	15
A	Position.65	G	472	39
A	Position.65	R	3812	309
A	Position.66	K	1744	135
A	Position.66	N	2540	213
A	Position.67	M	660	57
A	Position.67	V	3624	291
A	Position.70	H	2989	235
A	Position.70	Q	1295	113
A	Position.73	I	161	13
A	Position.73	T	4123	335
A	Position.76	A	981	77
A	Position.76	E	770	63
A	Position.76	V	2533	208
A	Position.77	D	2533	208
A	Position.77	N	1492	120
A	Position.77	S	259	20
A	Position.79	G	3553	289
A	Position.79	R	731	59
A	Position.80	I	731	59
A	Position.80	T	3553	289
A	Position.81	A	731	59
A	Position.81	L	3553	289
A	Position.82	L	731	59
A	Position.82	R	3553	289
A	Position.83	G	3553	289
A	Position.83	R	731	59
A	Position.90	A	3121	260
A	Position.90	D	1163	88
A	Position.95	I	2527	213
A	Position.95	L	516	42
A	Position.95	V	1241	93
A	Position.97	I	1613	141
A	Position.97	M	1099	91
A	Position.97	R	1572	116
A	Position.99	F	472	39
A	Position.99	Y	3812	309
A	Position.105	P	1332	108
A	Position.105	S	2952	240
A	Position.107	G	2999	252
A	Position.107	W	1285	96
A	Position.109	F	4137	334
A	Position.109	L	147	14
A	Position.114	E	105	9
A	Position.114	H	1786	141
A	Position.114	Q	566	41
A	Position.114	R	1827	157
A	Position.116	D	2393	198
A	Position.116	H	105	9
A	Position.116	Y	1786	141
A	Position.128	K	1910	151
A	Position.128	N	2374	197
A	Position.143	I	2846	236
A	Position.143	T	1438	112
A	Position.145	K	3329	281
A	Position.145	Q	955	67
A	Position.146	H	1438	112
A	Position.146	R	2846	236
A	Position.150	A	4020	334
A	Position.150	T	264	14
A	Position.151	A	3624	291
A	Position.151	V	660	57
A	Position.152	H	3600	295
A	Position.152	R	684	53
A	Position.153	A	898	74
A	Position.153	E	867	72
A	Position.153	R	32	4
A	Position.153	V	2421	193
A	Position.153	W	66	5
A	Position.171	L	2534	204
A	Position.171	Q	627	54
A	Position.171	R	660	57
A	Position.171	W	463	33
A	Position.173	A	3624	291
A	Position.173	V	660	57
A	Position.176	D	603	58
A	Position.176	E	3681	290
A	Position.181	D	1133	96
A	Position.181	E	3151	252
A	Position.182	G	1133	96
A	Position.182	W	3151	252
B	Position.9	D	456	36
B	Position.9	H	886	77
B	Position.9	Y	2942	235
B	Position.11	A	2974	246
B	Position.11	S	1310	102
B	Position.12	M	2859	229
B	Position.12	V	1425	119
B	Position.24	A	1248	99
B	Position.24	S	1683	138
B	Position.24	T	1353	111
B	Position.35	D	4074	331
B	Position.35	G	210	17
B	Position.37	L	1245	101
B	Position.37	Q	3039	247
B	Position.46	A	3087	247
B	Position.46	T	1197	101
B	Position.50	E	1686	139
B	Position.50	K	1092	91
B	Position.50	M	527	42
B	Position.50	T	979	76
B	Position.51	A	527	42
B	Position.51	E	3757	306
B	Position.67	G	193	15
B	Position.67	R	4091	333
B	Position.68	E	1909	152
B	Position.68	N	2375	196
B	Position.70	Q	4074	332
B	Position.70	R	210	16
B	Position.71	I	4074	332
B	Position.71	N	210	16
B	Position.72	C	513	35
B	Position.72	F	1096	88
B	Position.72	M	210	16
B	Position.72	S	1756	143
B	Position.72	Y	709	66
B	Position.74	A	1075	92
B	Position.74	T	3209	256
B	Position.75	K	156	10
B	Position.75	N	3209	256
B	Position.75	Q	709	66
B	Position.75	S	210	16
B	Position.76	A	1075	92
B	Position.76	T	3209	256
B	Position.86	D	1562	132
B	Position.86	Y	2722	216
B	Position.92	I	647	47
B	Position.92	N	2684	234
B	Position.92	T	953	67
B	Position.93	A	1372	102
B	Position.93	L	2912	246
B	Position.94	L	1600	114
B	Position.94	R	2684	234
B	Position.95	G	2684	234
B	Position.95	R	1600	114
B	Position.107	I	1231	98
B	Position.107	T	3053	250
B	Position.108	I	1294	101
B	Position.108	L	2338	192
B	Position.108	W	652	55
B	Position.110	N	153	10
B	Position.110	R	2187	168
B	Position.110	S	1124	104
B	Position.110	T	500	36
B	Position.110	V	158	12
B	Position.110	W	162	18
B	Position.112	binned	78	3
B	Position.112	Y	4206	345
B	Position.122	F	67	6
B	Position.122	L	4217	342
B	Position.126	H	3115	255
B	Position.126	Y	1169	93
B	Position.127	D	2213	179
B	Position.127	H	183	11
B	Position.127	N	1888	158
B	Position.129	D	793	55
B	Position.129	F	472	36
B	Position.129	L	363	37
B	Position.129	S	958	74
B	Position.129	Y	1698	146
B	Position.144	R	1370	123
B	Position.144	S	2914	225
B	Position.156	S	237	18
B	Position.156	T	4047	330
B	Position.158	L	105	10
B	Position.158	R	4179	338
B	Position.160	L	237	18
B	Position.160	W	4047	330
B	Position.165	E	1481	129
B	Position.165	V	2803	219
B	Position.169	D	970	84
B	Position.169	L	2447	191
B	Position.169	R	620	54
B	Position.169	W	247	19
B	Position.171	A	4101	342
B	Position.171	T	183	6
B	Position.176	E	1159	99
B	Position.176	L	1937	153
B	Position.176	T	1188	96
B	Position.180	S	645	47
B	Position.180	W	3639	301
B	Position.184	H	628	50
B	Position.184	Y	3656	298
B	Position.190	D	1308	115
B	Position.190	E	2976	233
B	Position.191	K	824	71
B	Position.191	T	3460	277
B	Position.193	E	1308	115
B	Position.193	Q	2976	233
C	Position.6	K	147	12
C	Position.6	R	4137	336
C	Position.9	D	1742	142
C	Position.9	F	147	12
C	Position.9	S	506	46
C	Position.9	Y	1889	148
C	Position.11	A	3631	290
C	Position.11	S	653	58
C	Position.14	R	3823	309
C	Position.14	W	461	39
C	Position.16	G	4106	335
C	Position.16	S	178	13
C	Position.21	H	853	63
C	Position.21	R	3431	285
C	Position.24	A	2395	194
C	Position.24	S	1889	154
C	Position.35	Q	545	50
C	Position.35	R	3739	298
C	Position.49	A	3823	309
C	Position.49	E	461	39
C	Position.71	K	3521	286
C	Position.71	N	763	62
C	Position.78	A	2496	207
C	Position.78	T	1788	141
C	Position.82	N	1573	127
C	Position.82	S	2711	221
C	Position.85	K	1573	127
C	Position.85	N	2711	221
C	Position.95	A	2081	167
C	Position.95	D	2203	181
C	Position.96	G	4053	327
C	Position.96	R	231	21
C	Position.99	I	675	50
C	Position.99	T	3609	298
C	Position.100	F	63	5
C	Position.100	I	694	57
C	Position.100	L	3527	286
C	Position.102	R	3258	272
C	Position.102	W	1026	76
C	Position.104	C	147	12
C	Position.104	F	508	46
C	Position.104	S	620	51
C	Position.104	Y	3009	239
C	Position.108	L	3717	305
C	Position.108	V	567	43
C	Position.118	H	108	7
C	Position.118	Y	4176	341
C	Position.119	D	3251	251
C	Position.119	N	1033	97
C	Position.121	F	1113	105
C	Position.121	L	91	4
C	Position.121	S	2372	185
C	Position.121	Y	708	54
C	Position.143	K	542	48
C	Position.143	T	3742	300
C	Position.159	L	1364	119
C	Position.159	W	2920	229
C	Position.168	D	63	5
C	Position.168	L	1979	166
C	Position.168	Q	191	9
C	Position.168	R	1197	106
C	Position.168	W	854	62
C	Position.175	E	202	21
C	Position.175	L	567	43
C	Position.175	T	3515	284
C	Position.185	E	3717	305
C	Position.185	K	567	43
C	Position.201	E	3676	293
C	Position.201	K	608	55
DRB1	Position.9	E	2540	199
DRB1	Position.9	K	53	4
DRB1	Position.9	W	1691	145
DRB1	Position.10	E	26	3
DRB1	Position.10	Q	2490	198
DRB1	Position.10	Y	1768	147
DRB1	Position.11	D	53	4
DRB1	Position.11	G	584	48
DRB1	Position.11	L	446	42
DRB1	Position.11	P	661	55
DRB1	Position.11	S	1768	147
DRB1	Position.11	V	772	52
DRB1	Position.12	K	2516	201
DRB1	Position.12	T	1768	147
DRB1	Position.13	F	525	49
DRB1	Position.13	G	185	13
DRB1	Position.13	H	746	49
DRB1	Position.13	R	661	55
DRB1	Position.13	S	1583	134
DRB1	Position.13	Y	584	48
DRB1	Position.14	E	3700	300
DRB1	Position.14	K	584	48
DRB1	Position.16	H	4099	335
DRB1	Position.16	Y	185	13
DRB1	Position.25	Q	584	48
DRB1	Position.25	R	3700	300
DRB1	Position.27	F	3199	256
DRB1	Position.27	L	529	48
DRB1	Position.27	Y	556	44
DRB1	Position.29	D	3117	248
DRB1	Position.29	E	1114	96
DRB1	Position.29	H	53	4
DRB1	Position.31	binned	79	7
DRB1	Position.31	C	446	42
DRB1	Position.31	H	57	3
DRB1	Position.31	L	584	48
DRB1	Position.31	Y	3118	248
DRB1	Position.32	F	3759	299
DRB1	Position.32	I	499	46
DRB1	Position.32	V	26	3
DRB1	Position.33	H	1185	96
DRB1	Position.33	Y	3099	252
DRB1	Position.34	H	746	49
DRB1	Position.34	N	3538	299
DRB1	Position.38	F	701	53
DRB1	Position.38	L	57	3
DRB1	Position.38	N	1038	89
DRB1	Position.38	S	1111	97
DRB1	Position.38	Y	1377	106
DRB1	Position.39	binned	83	6
DRB1	Position.39	V	4201	342
DRB1	Position.48	F	2074	172
DRB1	Position.48	Y	2210	176
DRB1	Position.58	A	117	5
DRB1	Position.58	D	3288	272
DRB1	Position.58	S	185	16
DRB1	Position.58	V	694	55
DRB1	Position.59	A	3847	310
DRB1	Position.59	E	437	38
DRB1	Position.61	H	117	5
DRB1	Position.61	S	694	55
DRB1	Position.61	Y	3473	288
DRB1	Position.68	F	657	54
DRB1	Position.68	I	1851	156
DRB1	Position.68	L	1776	138
DRB1	Position.71	D	1862	162
DRB1	Position.71	Q	2226	174
DRB1	Position.71	R	196	12
DRB1	Position.72	A	595	46
DRB1	Position.72	E	563	51
DRB1	Position.72	K	971	74
DRB1	Position.72	R	2155	177
DRB1	Position.74	A	3196	260
DRB1	Position.74	G	1088	88
DRB1	Position.75	A	2839	239
DRB1	Position.75	E	230	11
DRB1	Position.75	L	127	10
DRB1	Position.75	Q	584	48
DRB1	Position.75	R	504	40
DRB1	Position.78	N	504	40
DRB1	Position.78	T	3780	308
DRB1	Position.79	V	637	52
DRB1	Position.79	Y	3647	296
DRB1	Position.86	A	100	10
DRB1	Position.86	V	4184	338
DRB1	Position.87	G	2380	199
DRB1	Position.87	V	1904	149
DQA1	Position.11	C	1711	148
DQA1	Position.11	Y	2573	200
DQA1	Position.18	F	1711	148
DQA1	Position.18	S	2573	200
DQA1	Position.25	F	897	76
DQA1	Position.25	Y	3387	272
DQA1	Position.26	S	797	53
DQA1	Position.26	T	3487	295
DQA1	Position.34	E	1939	148
DQA1	Position.34	Q	2345	200
DQA1	Position.40	E	3087	249
DQA1	Position.40	G	1197	99
DQA1	Position.41	K	301	26
DQA1	Position.41	R	3983	322
DQA1	Position.45	A	1711	148
DQA1	Position.45	V	2573	200
DQA1	Position.47	C	1197	99
DQA1	Position.47	K	579	48
DQA1	Position.47	Q	797	53
DQA1	Position.47	R	1711	148
DQA1	Position.48	L	2573	200
DQA1	Position.48	W	1711	148
DQA1	Position.50	E	1711	148
DQA1	Position.50	L	1376	101
DQA1	Position.50	V	1197	99
DQA1	Position.51	F	3087	249
DQA1	Position.51	L	1197	99
DQA1	Position.52	H	579	48
DQA1	Position.52	R	1994	152
DQA1	Position.52	S	1711	148
DQA1	Position.53	K	1711	148
DQA1	Position.53	Q	1197	99
DQA1	Position.53	R	1376	101
DQA1	Position.54	F	3705	300
DQA1	Position.54	L	579	48
DQA1	Position.55	G	1711	148
DQA1	Position.55	R	2573	200
DQA1	Position.56	G	1711	148
DQA1	Position.56	InDel	1776	147
DQA1	Position.56	R	797	53
DQA1	Position.61	F	2573	200
DQA1	Position.61	G	1711	148
DQA1	Position.64	R	1711	148
DQA1	Position.64	T	2573	200
DQA1	Position.66	I	2573	200
DQA1	Position.66	M	1711	148
DQA1	Position.69	A	1711	148
DQA1	Position.69	L	2446	190
DQA1	Position.69	T	127	10
DQA1	Position.75	I	3214	259
DQA1	Position.75	S	1070	89
DQA1	Position.76	L	1776	147
DQA1	Position.76	M	1711	148
DQA1	Position.76	V	797	53
DQA1	Position.80	S	2573	200
DQA1	Position.80	Y	1711	148
DQB1	Position.9	F	665	55
DQB1	Position.9	L	32	0
DQB1	Position.9	Y	3587	293
DQB1	Position.13	A	904	71
DQB1	Position.13	G	3380	277
DQB1	Position.14	L	660	57
DQB1	Position.14	M	3624	291
DQB1	Position.26	G	779	65
DQB1	Position.26	L	2601	212
DQB1	Position.26	Y	904	71
DQB1	Position.28	S	944	75
DQB1	Position.28	T	3340	273
DQB1	Position.30	H	1084	98
DQB1	Position.30	S	944	75
DQB1	Position.30	Y	2256	175
DQB1	Position.37	D	32	0
DQB1	Position.37	I	944	75
DQB1	Position.37	Y	3308	273
DQB1	Position.38	A	2648	216
DQB1	Position.38	V	1636	132
DQB1	Position.45	E	872	71
DQB1	Position.45	G	3412	277
DQB1	Position.46	E	944	75
DQB1	Position.46	V	3340	273
DQB1	Position.47	F	944	75
DQB1	Position.47	Y	3340	273
DQB1	Position.52	L	944	75
DQB1	Position.52	P	3340	273
DQB1	Position.53	L	2575	200
DQB1	Position.53	Q	1709	148
DQB1	Position.55	L	944	75
DQB1	Position.55	P	1512	117
DQB1	Position.55	R	1828	156
DQB1	Position.56	L	119	8
DQB1	Position.56	P	4165	340
DQB1	Position.57	A	1399	105
DQB1	Position.57	D	2146	172
DQB1	Position.57	S	82	9
DQB1	Position.57	V	657	62
DQB1	Position.66	D	1101	83
DQB1	Position.66	E	3183	265
DQB1	Position.67	I	1101	83
DQB1	Position.67	V	3183	265
DQB1	Position.70	E	125	8
DQB1	Position.70	G	1471	129
DQB1	Position.70	R	2688	211
DQB1	Position.71	A	654	57
DQB1	Position.71	D	125	8
DQB1	Position.71	K	944	75
DQB1	Position.71	T	2561	208
DQB1	Position.74	A	944	75
DQB1	Position.74	E	2561	208
DQB1	Position.74	S	779	65
DQB1	Position.75	L	2561	208
DQB1	Position.75	V	1723	140
DQB1	Position.77	R	1604	132
DQB1	Position.77	T	2680	216
DQB1	Position.84	E	1709	148
DQB1	Position.84	Q	2575	200
DQB1	Position.85	L	2575	200
DQB1	Position.85	V	1709	148
DQB1	Position.86	A	1509	129
DQB1	Position.86	E	2575	200
DQB1	Position.86	G	200	19
DQB1	Position.87	F	849	72
DQB1	Position.87	L	2575	200
DQB1	Position.87	Y	860	76
DQB1	Position.89	G	1709	148
DQB1	Position.89	T	2575	200
DQB1	Position.90	I	1709	148
DQB1	Position.90	T	2575	200
DPB1	Position.8	L	3086	247
DPB1	Position.8	V	1197	101
DPB1	Position.9	F	3086	247
DPB1	Position.9	H	230	17
DPB1	Position.9	Y	967	84
DPB1	Position.11	G	3348	276
DPB1	Position.11	L	935	72
DPB1	Position.40	E	4186	334
DPB1	Position.40	Q	97	14
DPB1	Position.42	F	3794	297
DPB1	Position.42	L	82	6
DPB1	Position.42	Y	407	45
DPB1	Position.43	A	2305	197
DPB1	Position.43	V	1978	151
DPB1	Position.62	A	2305	197
DPB1	Position.62	D	1870	139
DPB1	Position.62	E	108	12
DPB1	Position.63	A	2413	209
DPB1	Position.63	E	1870	139
DPB1	Position.64	D	701	51
DPB1	Position.64	E	3582	297
DPB1	Position.72	I	3577	289
DPB1	Position.72	L	706	59
DPB1	Position.76	E	897	75
DPB1	Position.76	K	3289	259
DPB1	Position.76	R	97	14
DPB1	Position.83	I	108	16
DPB1	Position.83	M	3220	259
DPB1	Position.83	V	955	73
DPB1	Position.91	D	1304	105
DPB1	Position.91	G	2945	235
DPB1	Position.91	V	34	8
DPB1	Position.92	E	1304	105
DPB1	Position.92	G	2979	243
DPB1	Position.93	A	1304	105
DPB1	Position.93	P	2979	243
DPB1	Position.94	M	2979	243
DPB1	Position.94	V	1304	105
