## Supplemental File 1 for "Minimal observed impact of HLA genotype on hospitalization and severity of SARS-CoV-2 infection": Locus_binned.txt

Locus	Allele	Group.0	Group.1
A	02:02	1	1
A	30:04	8	0
A	33:03	10	1
A	34:02	6	0
A	74:01	0	1
A	80:01	1	0
B	15:03	5	0
B	15:10	1	1
B	15:16	2	0
B	15:18	11	0
B	27:02	3	1
B	39:24	1	0
B	41:01	12	3
B	42:01	0	1
B	42:02	0	1
B	44:05	10	1
B	47:01	15	0
B	48:01	3	2
B	51:08	1	0
B	53:01	9	5
B	73:01	3	0
B	81:01	2	0
C	02:10	1	0
C	08:01	2	1
C	08:03	1	1
C	14:03	1	0
C	15:11	1	0
C	18:01	2	0
DRB1	01:03	12	2
DRB1	03:02	1	0
DRB1	04:03	11	0
DRB1	04:06	4	0
DRB1	04:08	3	2
DRB1	04:10	1	0
DRB1	08:02	2	0
DRB1	08:03	12	2
DRB1	08:04	8	3
DRB1	08:10	1	0
DRB1	11:02	11	3
DRB1	11:03	5	0
DRB1	13:17	1	0
DRB1	16:02	2	2
DQA1	05:09	4	0
DQA1	06:01	17	2
DQB1	03:04	1	0
DQB1	05:04	6	0
DPB1	06:02	1	0
DPB1	09:01	29	2
