## Supplemental File 1 for "Minimal observed impact of HLA genotype on hospitalization and severity of SARS-CoV-2 infection": Locus_chisq.txt

Locus	X.square	df	p.value	sig
A	19.3157	20	0.5014	NS
B	46.1206	32	0.05075	NS
C	31.5458	21	0.065042	NS
DRB1	29.8491	22	0.12218	NS
DQA1	6.3342	12	0.89831	NS
DQB1	10.2789	14	0.74152	NS
DPB1	21.8076	15	0.11295	NS
