## Supplemental File 1 for "Minimal observed impact of HLA genotype on hospitalization and severity of SARS-CoV-2 infection": Locus_freqs.txt

Locus	Allele	Group.0	Group.1
A	01:01	0.15406	0.16379
A	02:01	0.28665	0.26724
A	02:02	0.00023	0.00287
A	02:05	0.01004	0.00575
A	03:01	0.14076	0.16667
A	11:01	0.05556	0.04885
A	23:01	0.01937	0.00575
A	24:02	0.0908	0.10632
A	25:01	0.02614	0.02011
A	26:01	0.02918	0.01437
A	29:01	0.0042	0.00862
A	29:02	0.04132	0.03448
A	30:01	0.01541	0.01437
A	30:02	0.00724	0.01149
A	30:04	0.00187	0
A	31:01	0.02614	0.02874
A	32:01	0.03431	0.03736
A	33:01	0.0091	0.00575
A	33:03	0.00233	0.00287
A	34:02	0.0014	0
A	66:01	0.0049	0.00575
A	68:01	0.02894	0.02874
A	68:02	0.00677	0.01724
A	69:01	0.00303	0
A	74:01	0	0.00287
A	80:01	0.00023	0
B	07:02	0.13375	0.14368
B	07:05	0.00327	0.00862
B	08:01	0.10644	0.10345
B	13:02	0.02451	0.02874
B	14:01	0.01097	0.00287
B	14:02	0.02684	0.04885
B	15:01	0.05766	0.0546
B	15:03	0.00117	0
B	15:10	0.00023	0.00287
B	15:16	0.00047	0
B	15:17	0.0035	0.00287
B	15:18	0.00257	0
B	18:01	0.04902	0.04885
B	27:02	7e-04	0.00287
B	27:05	0.03501	0.02586
B	35:01	0.05789	0.04885
B	35:02	0.01564	0.01724
B	35:03	0.01424	0.02586
B	35:08	0.0077	0.00287
B	37:01	0.01471	0.00862
B	38:01	0.02428	0.01149
B	39:01	0.01377	0.00575
B	39:06	0.00444	0
B	39:24	0.00023	0
B	40:01	0.05415	0.04598
B	40:02	0.01377	0.02299
B	41:01	0.0028	0.00862
B	41:02	0.00373	0.00862
B	42:01	0	0.00287
B	42:02	0	0.00287
B	44:02	0.09034	0.0977
B	44:03	0.05205	0.02874
B	44:05	0.00233	0.00287
B	45:01	0.00584	0.00575
B	47:01	0.0035	0
B	48:01	7e-04	0.00575
B	49:01	0.01587	0.01724
B	50:01	0.0105	0.02299
B	51:01	0.05159	0.04023
B	51:08	0.00023	0
B	52:01	0.00724	0.00287
B	53:01	0.0021	0.01437
B	55:01	0.02007	0.02299
B	56:01	0.00794	0.00862
B	57:01	0.03688	0.03448
B	58:01	0.00817	0.00862
B	73:01	7e-04	0
B	81:01	0.00047	0
C	01:02	0.03431	0.03448
C	02:02	0.04108	0.03736
C	02:10	0.00023	0
C	03:02	0.0014	0.00287
C	03:03	0.05392	0.06034
C	03:04	0.07703	0.06034
C	04:01	0.10761	0.11207
C	05:01	0.0901	0.08333
C	06:02	0.0936	0.08908
C	07:01	0.15313	0.15805
C	07:02	0.14472	0.14655
C	07:04	0.01471	0.01437
C	08:01	0.00047	0.00287
C	08:02	0.03641	0.0546
C	08:03	0.00023	0.00287
C	12:02	0.00794	0.00287
C	12:03	0.05462	0.04885
C	14:02	0.01027	0.02011
C	14:03	0.00023	0
C	15:02	0.02101	0.01149
C	15:05	0.00397	0.00862
C	15:11	0.00023	0
C	16:01	0.04155	0.02586
C	16:02	0.00303	0
C	16:04	0.00187	0
C	17:01	0.00584	0.02299
C	18:01	0.00047	0
DRB1	01:01	0.09127	0.09483
DRB1	01:02	0.01004	0.02011
DRB1	01:03	0.0028	0.00575
DRB1	03:01	0.11741	0.11494
DRB1	03:02	0.00023	0
DRB1	04:01	0.09874	0.08046
DRB1	04:02	0.01237	0.00287
DRB1	04:03	0.00257	0
DRB1	04:04	0.04272	0.03736
DRB1	04:05	0.00537	0.00862
DRB1	04:06	0.00093	0
DRB1	04:07	0.0105	0.00575
DRB1	04:08	7e-04	0.00575
DRB1	04:10	0.00023	0
DRB1	07:01	0.13632	0.13793
DRB1	08:01	0.02428	0.01437
DRB1	08:02	0.00047	0
DRB1	08:03	0.0028	0.00575
DRB1	08:04	0.00187	0.00862
DRB1	08:10	0.00023	0
DRB1	09:01	0.01237	0.01149
DRB1	10:01	0.00607	0.00862
DRB1	11:01	0.08217	0.09483
DRB1	11:02	0.00257	0.00862
DRB1	11:03	0.00117	0
DRB1	11:04	0.01611	0.00575
DRB1	12:01	0.01331	0.00862
DRB1	13:01	0.06419	0.07471
DRB1	13:02	0.04809	0.0546
DRB1	13:03	0.01027	0.01724
DRB1	13:17	0.00023	0
DRB1	14:01	0.02731	0.01437
DRB1	15:01	0.13119	0.13218
DRB1	15:02	0.0077	0
DRB1	16:01	0.01494	0.02011
DRB1	16:02	0.00047	0.00575
DQA1	01:01	0.10084	0.11207
DQA1	01:02	0.19771	0.21552
DQA1	01:03	0.07026	0.07471
DQA1	01:04	0.02544	0.01437
DQA1	01:05	0.00514	0.00862
DQA1	02:01	0.13515	0.13793
DQA1	03:01	0.10271	0.08333
DQA1	03:02	0.01074	0.01149
DQA1	03:03	0.0726	0.05747
DQA1	04:01	0.02568	0.02299
DQA1	05:01	0.11905	0.11207
DQA1	05:05	0.12979	0.14368
DQA1	05:09	0.00093	0
DQA1	06:01	0.00397	0.00575
DQB1	02:01	0.11765	0.11207
DQB1	02:02	0.10271	0.10345
DQB1	03:01	0.20331	0.20402
DQB1	03:02	0.10598	0.08621
DQB1	03:03	0.04342	0.04598
DQB1	03:04	0.00023	0
DQB1	04:02	0.02778	0.02299
DQB1	05:01	0.10668	0.12356
DQB1	05:02	0.01774	0.02586
DQB1	05:03	0.02824	0.01437
DQB1	05:04	0.0014	0
DQB1	06:01	0.00747	0
DQB1	06:02	0.12745	0.13506
DQB1	06:03	0.06326	0.07184
DQB1	06:04	0.03711	0.04598
DQB1	06:09	0.00957	0.00862
DPB1	01:01	0.05322	0.06034
DPB1	02:01	0.13422	0.13793
DPB1	03:01	0.11415	0.09483
DPB1	04:01	0.44304	0.43678
DPB1	04:02	0.11018	0.10057
DPB1	05:01	0.01914	0.01724
DPB1	06:02	0.00023	0
DPB1	09:01	0.00677	0.00575
DPB1	10:01	0.02077	0.01437
DPB1	104:01	0.01657	0.01724
DPB1	11:01	0.01471	0.01724
DPB1	13:01	0.01914	0.02874
DPB1	14:01	0.01144	0.01724
DPB1	15:01	0.00794	0.02299
DPB1	16:01	0.0077	0
DPB1	17:01	0.01471	0.01149
DPB1	19:01	0.00607	0.01724
