## Supplemental File 1 for "Minimal observed impact of HLA genotype on hospitalization and severity of SARS-CoV-2 infection": Locus_OR.txt

Locus	Allele	OR	CI.lower	CI.upper	p.value	sig
A	01:01	1.08	0.79	1.45	0.62933	NS
A	02:01	0.91	0.7	1.17	0.44064	NS
A	02:05	0.57	0.07	2.2	0.43263	NS
A	03:01	1.22	0.89	1.65	0.18385	NS
A	11:01	0.87	0.49	1.45	0.59792	NS
A	23:01	0.29	0.03	1.1	0.068526	NS
A	24:02	1.19	0.81	1.71	0.33533	NS
A	25:01	0.76	0.3	1.65	0.4942	NS
A	26:01	0.49	0.15	1.17	0.10767	NS
A	29:01	2.06	0.39	7.11	0.23796	NS
A	29:02	0.83	0.42	1.5	0.53545	NS
A	30:01	0.93	0.29	2.31	0.87948	NS
A	30:02	1.6	0.41	4.55	0.3777	NS
A	31:01	1.1	0.51	2.13	0.77154	NS
A	32:01	1.09	0.56	1.95	0.76501	NS
A	33:01	0.63	0.07	2.45	0.52029	NS
A	66:01	1.17	0.13	4.83	0.82921	NS
A	68:01	0.99	0.46	1.91	0.98213	NS
A	68:02	2.57	0.87	6.37	0.030046	*
A	69:01	0	0	4.05	0.30344	NS
A	binned	1.42	0.27	4.68	0.56168	NS
B	07:02	1.09	0.78	1.49	0.60177	NS
B	07:05	2.65	0.49	9.57	0.11228	NS
B	08:01	0.97	0.66	1.39	0.86159	NS
B	13:02	1.18	0.54	2.28	0.62609	NS
B	14:01	0.26	0.01	1.53	0.15142	NS
B	14:02	1.86	1.04	3.16	0.017655	*
B	15:01	0.94	0.55	1.53	0.81354	NS
B	15:17	0.82	0.02	5.36	0.84776	NS
B	18:01	1	0.56	1.66	0.98879	NS
B	27:05	0.73	0.33	1.44	0.36716	NS
B	35:01	0.84	0.47	1.39	0.48502	NS
B	35:02	1.1	0.39	2.56	0.81752	NS
B	35:03	1.84	0.8	3.76	0.087415	NS
B	35:08	0.37	0.01	2.23	0.31009	NS
B	37:01	0.58	0.12	1.8	0.35697	NS
B	38:01	0.47	0.12	1.24	0.12861	NS
B	39:01	0.41	0.05	1.58	0.20662	NS
B	39:06	0	0	2.64	0.21317	NS
B	40:01	0.84	0.47	1.42	0.51456	NS
B	40:02	1.68	0.69	3.58	0.1661	NS
B	41:02	2.32	0.43	8.16	0.17024	NS
B	44:02	1.09	0.73	1.58	0.64576	NS
B	44:03	0.54	0.25	1.02	0.055619	NS
B	45:01	0.98	0.11	3.98	0.98335	NS
B	49:01	1.09	0.38	2.52	0.84477	NS
B	50:01	2.22	0.89	4.8	0.035212	*
B	51:01	0.77	0.41	1.34	0.35317	NS
B	52:01	0.4	0.01	2.39	0.3447	NS
B	55:01	1.15	0.48	2.39	0.71083	NS
B	56:01	1.09	0.21	3.48	0.89033	NS
B	57:01	0.93	0.47	1.7	0.81897	NS
B	58:01	1.06	0.21	3.38	0.92857	NS
B	binned	2.43	1.28	4.31	0.0014512	*
C	01:02	1.01	0.5	1.83	0.98671	NS
C	02:02	0.91	0.47	1.61	0.73539	NS
C	03:02	2.05	0.04	17	0.49632	NS
C	03:03	1.13	0.67	1.79	0.61141	NS
C	03:04	0.77	0.46	1.22	0.25799	NS
C	04:01	1.05	0.72	1.49	0.79656	NS
C	05:01	0.92	0.6	1.37	0.67067	NS
C	06:02	0.95	0.62	1.39	0.78019	NS
C	07:01	1.04	0.75	1.41	0.80663	NS
C	07:02	1.01	0.73	1.39	0.9258	NS
C	07:04	0.98	0.3	2.43	0.95978	NS
C	08:02	1.53	0.88	2.51	0.087098	NS
C	12:02	0.36	0.01	2.16	0.29423	NS
C	12:03	0.89	0.5	1.48	0.64742	NS
C	14:02	1.98	0.75	4.47	0.090563	NS
C	15:02	0.54	0.14	1.45	0.22608	NS
C	15:05	2.18	0.41	7.6	0.20303	NS
C	16:01	0.61	0.27	1.2	0.15275	NS
C	16:02	0	0	4.05	0.30344	NS
C	16:04	0	0	7.23	0.41976	NS
C	17:01	4.01	1.55	9.25	0.00025334	*
C	binned	3.09	0.32	15.57	0.13371	NS
DRB1	01:01	1.04	0.7	1.52	0.82483	NS
DRB1	01:02	2.02	0.76	4.58	0.080184	NS
DRB1	03:01	0.98	0.68	1.38	0.89039	NS
DRB1	04:01	0.8	0.52	1.19	0.26863	NS
DRB1	04:02	0.23	0.01	1.35	0.11241	NS
DRB1	04:04	0.87	0.45	1.55	0.63283	NS
DRB1	04:05	1.61	0.31	5.37	0.43487	NS
DRB1	04:07	0.54	0.06	2.1	0.39445	NS
DRB1	07:01	1.01	0.72	1.4	0.93295	NS
DRB1	08:01	0.59	0.19	1.43	0.24092	NS
DRB1	09:01	0.93	0.24	2.54	0.88647	NS
DRB1	10:01	1.42	0.27	4.68	0.56168	NS
DRB1	11:01	1.17	0.78	1.71	0.41061	NS
DRB1	11:04	0.35	0.04	1.34	0.13034	NS
DRB1	12:01	0.64	0.13	2	0.45732	NS
DRB1	13:01	1.18	0.74	1.8	0.44386	NS
DRB1	13:02	1.14	0.67	1.86	0.58684	NS
DRB1	13:03	1.69	0.58	4.02	0.2262	NS
DRB1	14:01	0.52	0.16	1.26	0.14706	NS
DRB1	15:01	1.01	0.71	1.4	0.95771	NS
DRB1	15:02	0	0	1.45	0.10035	NS
DRB1	16:01	1.35	0.52	2.98	0.44977	NS
DRB1	binned	2.38	1.23	4.31	0.002555	*
DQA1	01:01	1.13	0.77	1.6	0.50508	NS
DQA1	01:02	1.11	0.84	1.46	0.42372	NS
DQA1	01:03	1.07	0.68	1.63	0.75523	NS
DQA1	01:04	0.56	0.18	1.36	0.19968	NS
DQA1	01:05	1.68	0.32	5.65	0.39343	NS
DQA1	02:01	1.02	0.73	1.41	0.88422	NS
DQA1	03:01	0.79	0.52	1.18	0.24923	NS
DQA1	03:02	1.07	0.28	2.96	0.89549	NS
DQA1	03:03	0.78	0.46	1.25	0.29217	NS
DQA1	04:01	0.89	0.37	1.84	0.75952	NS
DQA1	05:01	0.93	0.64	1.33	0.6985	NS
DQA1	05:05	1.13	0.81	1.54	0.45983	NS
DQA1	binned	1.17	0.13	4.83	0.82921	NS
DQB1	02:01	0.95	0.65	1.34	0.75574	NS
DQB1	02:02	1.01	0.68	1.45	0.9651	NS
DQB1	03:01	1	0.75	1.32	0.97481	NS
DQB1	03:02	0.8	0.52	1.18	0.24629	NS
DQB1	03:03	1.06	0.59	1.8	0.82209	NS
DQB1	04:02	0.82	0.34	1.7	0.59878	NS
DQB1	05:01	1.18	0.82	1.66	0.32891	NS
DQB1	05:02	1.47	0.64	2.97	0.27766	NS
DQB1	05:03	0.5	0.16	1.22	0.12592	NS
DQB1	06:01	0	0	1.5	0.10569	NS
DQB1	06:02	1.07	0.76	1.48	0.68296	NS
DQB1	06:03	1.15	0.72	1.76	0.5291	NS
DQB1	06:04	1.25	0.69	2.13	0.40435	NS
DQB1	06:09	0.9	0.18	2.84	0.86055	NS
DQB1	binned	0	0	8.56	0.45046	NS
DPB1	01:01	1.14	0.68	1.82	0.57096	NS
DPB1	02:01	1.03	0.74	1.42	0.8453	NS
DPB1	03:01	0.81	0.54	1.18	0.27308	NS
DPB1	04:01	0.97	0.78	1.22	0.82105	NS
DPB1	04:02	0.9	0.61	1.3	0.58109	NS
DPB1	05:01	0.9	0.32	2.06	0.80287	NS
DPB1	10:01	0.69	0.22	1.68	0.41495	NS
DPB1	104:01	1.04	0.37	2.4	0.92531	NS
DPB1	11:01	1.18	0.41	2.73	0.70729	NS
DPB1	13:01	1.52	0.69	2.97	0.21732	NS
DPB1	14:01	1.52	0.53	3.58	0.33645	NS
DPB1	15:01	2.94	1.17	6.54	0.0043885	*
DPB1	16:01	0	0	1.45	0.10035	NS
DPB1	17:01	0.78	0.2	2.11	0.6294	NS
DPB1	19:01	2.87	0.96	7.2	0.015527	*
DPB1	binned	0.82	0.09	3.25	0.78564	NS
