## Supplemental File 1 for "Minimal observed impact of HLA genotype on hospitalization and severity of SARS-CoV-2 infection": Locus_table.txt

Locus	Allele	Group.0	Group.1
A	01:01	660	57
A	02:01	1228	93
A	02:05	43	2
A	03:01	603	58
A	11:01	238	17
A	23:01	83	2
A	24:02	389	37
A	25:01	112	7
A	26:01	125	5
A	29:01	18	3
A	29:02	177	12
A	30:01	66	5
A	30:02	31	4
A	31:01	112	10
A	32:01	147	13
A	33:01	39	2
A	66:01	21	2
A	68:01	124	10
A	68:02	29	6
A	69:01	13	0
A	binned	26	3
B	07:02	573	50
B	07:05	14	3
B	08:01	456	36
B	13:02	105	10
B	14:01	47	1
B	14:02	115	17
B	15:01	247	19
B	15:17	15	1
B	18:01	210	17
B	27:05	150	9
B	35:01	248	17
B	35:02	67	6
B	35:03	61	9
B	35:08	33	1
B	37:01	63	3
B	38:01	104	4
B	39:01	59	2
B	39:06	19	0
B	40:01	232	16
B	40:02	59	8
B	41:02	16	3
B	44:02	387	34
B	44:03	223	10
B	45:01	25	2
B	49:01	68	6
B	50:01	45	8
B	51:01	221	14
B	52:01	31	1
B	55:01	86	8
B	56:01	34	3
B	57:01	158	12
B	58:01	35	3
B	binned	78	15
C	01:02	147	12
C	02:02	176	13
C	03:02	6	1
C	03:03	231	21
C	03:04	330	21
C	04:01	461	39
C	05:01	386	29
C	06:02	401	31
C	07:01	656	55
C	07:02	620	51
C	07:04	63	5
C	08:02	156	19
C	12:02	34	1
C	12:03	234	17
C	14:02	44	7
C	15:02	90	4
C	15:05	17	3
C	16:01	178	9
C	16:02	13	0
C	16:04	8	0
C	17:01	25	8
C	binned	8	2
DRB1	01:01	391	33
DRB1	01:02	43	7
DRB1	03:01	503	40
DRB1	04:01	423	28
DRB1	04:02	53	1
DRB1	04:04	183	13
DRB1	04:05	23	3
DRB1	04:07	45	2
DRB1	07:01	584	48
DRB1	08:01	104	5
DRB1	09:01	53	4
DRB1	10:01	26	3
DRB1	11:01	352	33
DRB1	11:04	69	2
DRB1	12:01	57	3
DRB1	13:01	275	26
DRB1	13:02	206	19
DRB1	13:03	44	6
DRB1	14:01	117	5
DRB1	15:01	562	46
DRB1	15:02	33	0
DRB1	16:01	64	7
DRB1	binned	74	14
DQA1	01:01	432	39
DQA1	01:02	847	75
DQA1	01:03	301	26
DQA1	01:04	109	5
DQA1	01:05	22	3
DQA1	02:01	579	48
DQA1	03:01	440	29
DQA1	03:02	46	4
DQA1	03:03	311	20
DQA1	04:01	110	8
DQA1	05:01	510	39
DQA1	05:05	556	50
DQA1	binned	21	2
DQB1	02:01	504	39
DQB1	02:02	440	36
DQB1	03:01	871	71
DQB1	03:02	454	30
DQB1	03:03	186	16
DQB1	04:02	119	8
DQB1	05:01	457	43
DQB1	05:02	76	9
DQB1	05:03	121	5
DQB1	06:01	32	0
DQB1	06:02	546	47
DQB1	06:03	271	25
DQB1	06:04	159	16
DQB1	06:09	41	3
DQB1	binned	7	0
DPB1	01:01	228	21
DPB1	02:01	575	48
DPB1	03:01	489	33
DPB1	04:01	1898	152
DPB1	04:02	472	35
DPB1	05:01	82	6
DPB1	10:01	89	5
DPB1	104:01	71	6
DPB1	11:01	63	6
DPB1	13:01	82	10
DPB1	14:01	49	6
DPB1	15:01	34	8
DPB1	16:01	33	0
DPB1	17:01	63	4
DPB1	19:01	26	6
DPB1	binned	30	2
