## Supplemental File 1 for "Minimal observed impact of HLA genotype on hospitalization and severity of SARS-CoV-2 infection": AA_binned.txt

Locus	Position	Residue	Group.0	Group.1
A	Nothing.binned	NA	NA	NA
B	Position.110	N	1	0
B	Position.110	T	1	10
C	Nothing.binned	NA	NA	NA
DRB1	Position.11	D	3	8
DRB1	Position.11	L	3	12
DRB1	Position.31	G	3	8
DRB1	Position.31	R	2	5
DQA1	Nothing.binned	NA	NA	NA
DQB1	Nothing.binned	NA	NA	NA
DPB1	Nothing.binned	NA	NA	NA
