## Supplemental File 1 for "Minimal observed impact of HLA genotype on hospitalization and severity of SARS-CoV-2 infection": AA_chisq.txt

Locus	Position	X.square	df	p.value	sig
A	Position.9	1.7652	3	0.62254	NS
A	Position.17	0.4038	1	0.52515	NS
A	Position.44	2.0508	1	0.15213	NS
A	Position.62	7.9913	4	0.091897	NS
A	Position.63	2.6853	2	0.26115	NS
A	Position.65	0	1	1	NS
A	Position.66	2.9591	1	0.085395	NS
A	Position.67	2.0508	1	0.15213	NS
A	Position.70	0.0577	1	0.81019	NS
A	Position.76	0.4653	2	0.79244	NS
A	Position.79	0.0318	1	0.85843	NS
A	Position.80	0.0318	1	0.85843	NS
A	Position.81	0.0318	1	0.85843	NS
A	Position.82	0.0318	1	0.85843	NS
A	Position.83	0.0318	1	0.85843	NS
A	Position.90	6.0617	1	0.013815	*
A	Position.95	3.6106	2	0.16443	NS
A	Position.97	7.6298	2	0.02204	*
A	Position.99	0	1	1	NS
A	Position.105	0.8056	1	0.36943	NS
A	Position.107	4.0976	1	0.042945	*
A	Position.114	4.2157	3	0.23909	NS
A	Position.116	2.6724	2	0.26285	NS
A	Position.128	1.7597	1	0.18466	NS
A	Position.143	1.8971	1	0.1684	NS
A	Position.145	0.263	1	0.60805	NS
A	Position.146	1.8971	1	0.1684	NS
A	Position.150	0.0052	1	0.9423	NS
A	Position.151	2.0508	1	0.15213	NS
A	Position.152	0.7433	1	0.38862	NS
A	Position.153	8.5857	4	0.072333	NS
A	Position.171	3.8814	3	0.27456	NS
A	Position.173	2.0508	1	0.15213	NS
A	Position.176	0.9692	1	0.32488	NS
A	Position.181	1.3659	1	0.24251	NS
A	Position.182	1.3659	1	0.24251	NS
B	Position.9	1.1296	2	0.56848	NS
B	Position.11	2.66	1	0.1029	NS
B	Position.12	1.6011	1	0.20575	NS
B	Position.24	0.2502	2	0.88239	NS
B	Position.37	0.048	1	0.82663	NS
B	Position.46	0.2755	1	0.59964	NS
B	Position.50	1.9007	3	0.59328	NS
B	Position.51	0.2842	1	0.59394	NS
B	Position.67	1.5992	1	0.20602	NS
B	Position.68	0.4545	1	0.50018	NS
B	Position.70	1.0937	1	0.29565	NS
B	Position.71	1.0937	1	0.29565	NS
B	Position.72	6.0559	4	0.19501	NS
B	Position.74	5.2346	1	0.022142	*
B	Position.76	5.2346	1	0.022142	*
B	Position.86	0.3162	1	0.57389	NS
B	Position.92	0.1927	2	0.90813	NS
B	Position.93	0	1	1	NS
B	Position.94	0.0364	1	0.84876	NS
B	Position.95	0.0364	1	0.84876	NS
B	Position.107	0	1	1	NS
B	Position.108	0.8192	2	0.6639	NS
B	Position.110	2.7294	4	0.60407	NS
B	Position.116	0.7433	1	0.38862	NS
B	Position.126	0.1595	1	0.68963	NS
B	Position.129	3.1457	4	0.53375	NS
B	Position.144	0.576	1	0.44789	NS
B	Position.165	0.4714	1	0.49235	NS
B	Position.176	1.9921	2	0.36933	NS
B	Position.180	0.3681	1	0.54402	NS
B	Position.184	0.0043	1	0.94767	NS
B	Position.190	0.7017	1	0.40223	NS
B	Position.191	0.9792	1	0.32241	NS
B	Position.193	0.7017	1	0.40223	NS
C	Position.9	2.0421	2	0.36021	NS
C	Position.11	0	1	1	NS
C	Position.14	0.002	1	0.96458	NS
C	Position.21	0.0023	1	0.96209	NS
C	Position.24	1.3164	1	0.25123	NS
C	Position.49	0.002	1	0.96458	NS
C	Position.71	0	1	1	NS
C	Position.78	0.8399	1	0.35943	NS
C	Position.82	0.8319	1	0.36172	NS
C	Position.85	0.8319	1	0.36172	NS
C	Position.95	1.5419	1	0.21434	NS
C	Position.99	0.1339	1	0.71439	NS
C	Position.102	0.11	1	0.74015	NS
C	Position.104	0.2929	2	0.86376	NS
C	Position.108	0.0085	1	0.92661	NS
C	Position.119	0.0646	1	0.79932	NS
C	Position.121	3.516	2	0.17239	NS
C	Position.159	0.3585	1	0.54934	NS
C	Position.164	0	1	1	NS
C	Position.175	0.8145	2	0.66546	NS
C	Position.185	0.0085	1	0.92661	NS
C	Position.201	0.1101	1	0.73998	NS
DRB1	Position.9	0.2725	2	0.87261	NS
DRB1	Position.10	0.2318	2	0.89058	NS
DRB1	Position.11	0.6866	4	0.95297	NS
DRB1	Position.12	0	1	1	NS
DRB1	Position.13	1.7938	5	0.87687	NS
DRB1	Position.14	0	1	1	NS
DRB1	Position.16	0	1	1	NS
DRB1	Position.25	0	1	1	NS
DRB1	Position.27	0.9076	2	0.6352	NS
DRB1	Position.29	0.4033	2	0.81739	NS
DRB1	Position.31	0.9037	4	0.92403	NS
DRB1	Position.32	0.271	2	0.87329	NS
DRB1	Position.33	0	1	1	NS
DRB1	Position.38	1.1705	4	0.88293	NS
DRB1	Position.48	0.7868	1	0.37507	NS
DRB1	Position.58	0.899	2	0.63794	NS
DRB1	Position.59	1.2137	1	0.2706	NS
DRB1	Position.61	0.2063	1	0.64971	NS
DRB1	Position.68	1.3818	2	0.50112	NS
DRB1	Position.71	1.4377	2	0.48731	NS
DRB1	Position.72	2.1149	3	0.5489	NS
DRB1	Position.74	0.5081	1	0.47598	NS
DRB1	Position.75	2.3822	4	0.66585	NS
DRB1	Position.78	0.5676	1	0.4512	NS
DRB1	Position.79	0	1	1	NS
DRB1	Position.87	0.5209	1	0.47044	NS
DQA1	Position.11	1.0523	1	0.30498	NS
DQA1	Position.18	1.0523	1	0.30498	NS
DQA1	Position.25	0	1	1	NS
DQA1	Position.26	0.5207	1	0.47056	NS
DQA1	Position.34	0.1207	1	0.72828	NS
DQA1	Position.40	0.3717	1	0.5421	NS
DQA1	Position.45	1.0523	1	0.30498	NS
DQA1	Position.47	1.9236	3	0.58841	NS
DQA1	Position.48	1.0523	1	0.30498	NS
DQA1	Position.50	1.343	2	0.51095	NS
DQA1	Position.51	0.3717	1	0.5421	NS
DQA1	Position.52	1.667	2	0.43452	NS
DQA1	Position.53	1.343	2	0.51095	NS
DQA1	Position.54	0	1	1	NS
DQA1	Position.55	1.0523	1	0.30498	NS
DQA1	Position.56	1.7488	2	0.41712	NS
DQA1	Position.61	1.0523	1	0.30498	NS
DQA1	Position.64	1.0523	1	0.30498	NS
DQA1	Position.66	1.0523	1	0.30498	NS
DQA1	Position.69	1.3433	2	0.51087	NS
DQA1	Position.75	0.1595	1	0.68963	NS
DQA1	Position.76	1.7488	2	0.41712	NS
DQA1	Position.80	1.0523	1	0.30498	NS
DQB1	Position.9	0.2708	1	0.60278	NS
DQB1	Position.13	0.1358	1	0.71253	NS
DQB1	Position.14	1.7814	1	0.18198	NS
DQB1	Position.26	1.6069	2	0.44779	NS
DQB1	Position.28	0.0105	1	0.91823	NS
DQB1	Position.30	1.1725	2	0.55642	NS
DQB1	Position.37	0.0105	1	0.91823	NS
DQB1	Position.38	0.6885	1	0.40668	NS
DQB1	Position.45	0.1358	1	0.71253	NS
DQB1	Position.46	0.0105	1	0.91823	NS
DQB1	Position.47	0.0105	1	0.91823	NS
DQB1	Position.52	0.0105	1	0.91823	NS
DQB1	Position.53	1.2574	1	0.26215	NS
DQB1	Position.55	1.5731	2	0.45542	NS
DQB1	Position.57	5.6511	3	0.12988	NS
DQB1	Position.66	0.0333	1	0.85523	NS
DQB1	Position.67	0.0333	1	0.85523	NS
DQB1	Position.70	1.6952	2	0.42844	NS
DQB1	Position.71	2.2936	3	0.51375	NS
DQB1	Position.74	1.5737	2	0.45528	NS
DQB1	Position.75	0.5205	1	0.47063	NS
DQB1	Position.77	0.6885	1	0.40668	NS
DQB1	Position.84	1.2574	1	0.26215	NS
DQB1	Position.85	1.2574	1	0.26215	NS
DQB1	Position.86	1.6813	2	0.43142	NS
DQB1	Position.87	2.352	2	0.30851	NS
DQB1	Position.89	1.2574	1	0.26215	NS
DQB1	Position.90	1.2574	1	0.26215	NS
DPB1	Position.8	0	1	1	NS
DPB1	Position.9	0.3701	2	0.83108	NS
DPB1	Position.11	1.7154	1	0.19029	NS
DPB1	Position.43	0.0355	1	0.85057	NS
DPB1	Position.63	0.0478	1	0.82701	NS
DPB1	Position.64	0.14	1	0.70831	NS
DPB1	Position.72	0	1	1	NS
DPB1	Position.76	0.5467	2	0.76083	NS
DPB1	Position.83	3.646	2	0.16154	NS
DPB1	Position.91	0.0195	2	0.99032	NS
DPB1	Position.92	0	1	1	NS
DPB1	Position.93	0	1	1	NS
DPB1	Position.94	0	1	1	NS
