## Supplemental File 1 for "Minimal observed impact of HLA genotype on hospitalization and severity of SARS-CoV-2 infection": AA_freqs.txt

Locus	Position	Residue	Group.0	Group.1
A	Position.9	F	0.00223	0.01199
A	Position.9	S	0.0019	0.008
A	Position.9	T	0.00041	0.00263
A	Position.9	Y	0.00141	0.00516
A	Position.17	R	0.00496	0.0242
A	Position.17	S	0.00099	0.00358
A	Position.44	K	0.00083	0.0021
A	Position.44	R	0.00513	0.02567
A	Position.62	E	0.00116	0.00463
A	Position.62	G	5e-04	0.00537
A	Position.62	L	0	0.00095
A	Position.62	Q	0.00281	0.01073
A	Position.62	R	0.00149	0.0061
A	Position.63	E	0.00446	0.02073
A	Position.63	N	0.00149	0.0061
A	Position.63	Q	0	0.00095
A	Position.65	G	0.00091	0.00442
A	Position.65	R	0.00504	0.02336
A	Position.66	K	0.00141	0.00979
A	Position.66	N	0.00455	0.01799
A	Position.67	M	0.00083	0.0021
A	Position.67	V	0.00513	0.02567
A	Position.70	H	0.0038	0.01841
A	Position.70	Q	0.00215	0.00936
A	Position.76	A	0.00116	0.00452
A	Position.76	E	0.00141	0.00642
A	Position.76	V	0.00339	0.01683
A	Position.79	G	0.00504	0.02304
A	Position.79	R	0.00091	0.00473
A	Position.80	I	0.00091	0.00473
A	Position.80	T	0.00504	0.02304
A	Position.81	A	0.00091	0.00473
A	Position.81	L	0.00504	0.02304
A	Position.82	L	0.00091	0.00473
A	Position.82	R	0.00504	0.02304
A	Position.83	G	0.00504	0.02304
A	Position.83	R	0.00091	0.00473
A	Position.90	A	0.00413	0.02315
A	Position.90	D	0.00182	0.00463
A	Position.95	I	0.00455	0.01799
A	Position.95	L	0.00091	0.00579
A	Position.95	V	5e-04	0.004
A	Position.97	I	0.00306	0.00979
A	Position.97	M	0.0019	0.00968
A	Position.97	R	0.00099	0.00831
A	Position.99	F	0.00091	0.00442
A	Position.99	Y	0.00504	0.02336
A	Position.105	P	0.0019	0.00715
A	Position.105	S	0.00405	0.02062
A	Position.107	G	0.00546	0.02241
A	Position.107	W	5e-04	0.00537
A	Position.114	E	0.00099	0.00358
A	Position.114	H	0.00182	0.01136
A	Position.114	Q	0.00083	0.00473
A	Position.114	R	0.00231	0.0081
A	Position.116	D	0.00314	0.01284
A	Position.116	H	0.00099	0.00358
A	Position.116	Y	0.00182	0.01136
A	Position.128	K	0.00207	0.01231
A	Position.128	N	0.00389	0.01547
A	Position.143	I	0.00479	0.01989
A	Position.143	T	0.00116	0.00789
A	Position.145	K	0.00281	0.01431
A	Position.145	Q	0.00314	0.01347
A	Position.146	H	0.00116	0.00789
A	Position.146	R	0.00479	0.01989
A	Position.150	A	0.00546	0.02578
A	Position.150	T	5e-04	0.002
A	Position.151	A	0.00513	0.02567
A	Position.151	V	0.00083	0.0021
A	Position.152	H	0.00306	0.0161
A	Position.152	R	0.00289	0.01168
A	Position.153	A	0.00107	0.00253
A	Position.153	E	0.00083	0.00484
A	Position.153	R	0.00074	0.00189
A	Position.153	V	0.00281	0.01662
A	Position.153	W	5e-04	0.00189
A	Position.171	L	0.00413	0.01915
A	Position.171	Q	0.00025	0.00126
A	Position.171	R	0.00083	0.0021
A	Position.171	W	0.00074	0.00526
A	Position.173	A	0.00513	0.02567
A	Position.173	V	0.00083	0.0021
A	Position.176	D	0.00033	0.00284
A	Position.176	E	0.00562	0.02494
A	Position.181	D	0.00165	0.00568
A	Position.181	E	0.0043	0.0221
A	Position.182	G	0.00165	0.00568
A	Position.182	W	0.0043	0.0221
B	Position.9	D	9e-05	0.001
B	Position.9	H	7e-04	0.00256
B	Position.9	Y	0.00551	0.02585
B	Position.11	A	0.00455	0.02406
B	Position.11	S	0.00175	0.00535
B	Position.12	M	0.00446	0.02317
B	Position.12	V	0.00184	0.00624
B	Position.24	A	0.00306	0.01348
B	Position.24	S	0.00245	0.0117
B	Position.24	T	0.00079	0.00423
B	Position.37	L	0.00079	0.00423
B	Position.37	Q	0.00551	0.02518
B	Position.46	A	0.0056	0.02518
B	Position.46	T	7e-04	0.00423
B	Position.50	E	0.00228	0.01114
B	Position.50	K	7e-04	0.00423
B	Position.50	M	0.00035	0.00245
B	Position.50	T	0.00298	0.01159
B	Position.51	A	0.00035	0.00245
B	Position.51	E	0.00595	0.02696
B	Position.67	G	0.00149	0.00479
B	Position.67	R	0.00481	0.02462
B	Position.68	E	0.00289	0.01192
B	Position.68	N	0.00341	0.01749
B	Position.70	Q	0.00473	0.02395
B	Position.70	R	0.00158	0.00546
B	Position.71	I	0.00473	0.02395
B	Position.71	N	0.00158	0.00546
B	Position.72	C	0.00044	0.00457
B	Position.72	F	0.00149	0.00813
B	Position.72	M	0.00158	0.00546
B	Position.72	S	0.00149	0.00702
B	Position.72	Y	0.00131	0.00423
B	Position.74	A	0.00298	0.00936
B	Position.74	T	0.00333	0.02005
B	Position.76	A	0.00298	0.00936
B	Position.76	T	0.00333	0.02005
B	Position.86	D	0.00166	0.00657
B	Position.86	Y	0.00464	0.02284
B	Position.92	I	0.00254	0.01103
B	Position.92	N	0.00333	0.01615
B	Position.92	T	0.00044	0.00223
B	Position.93	A	0.00289	0.01326
B	Position.93	L	0.00341	0.01615
B	Position.94	L	0.00298	0.01326
B	Position.94	R	0.00333	0.01615
B	Position.95	G	0.00333	0.01615
B	Position.95	R	0.00298	0.01326
B	Position.107	I	0.00245	0.0117
B	Position.107	T	0.00385	0.01771
B	Position.108	I	0.00245	0.0117
B	Position.108	L	0.00333	0.01426
B	Position.108	W	0.00053	0.00345
B	Position.110	binned	0.00018	0.00111
B	Position.110	R	0.0035	0.01883
B	Position.110	S	0.0014	0.00501
B	Position.110	V	0.00026	0.00134
B	Position.110	W	0.00096	0.00312
B	Position.116	L	0.00306	0.01237
B	Position.116	V	0.00324	0.01705
B	Position.126	H	0.00534	0.02406
B	Position.126	Y	0.00096	0.00535
B	Position.129	D	0.00044	0.00234
B	Position.129	F	0.00018	0.00167
B	Position.129	L	0.00035	0.00178
B	Position.129	S	0.0035	0.01315
B	Position.129	Y	0.00184	0.01047
B	Position.144	R	0.0014	0.00512
B	Position.144	S	0.0049	0.02429
B	Position.165	E	0.0021	0.01136
B	Position.165	V	0.0042	0.01805
B	Position.176	E	0.00105	0.00312
B	Position.176	L	0.00438	0.02206
B	Position.176	T	0.00088	0.00423
B	Position.180	S	0.00053	0.00345
B	Position.180	W	0.00578	0.02596
B	Position.184	H	0.00053	0.00279
B	Position.184	Y	0.00578	0.02663
B	Position.190	D	0.0014	0.00501
B	Position.190	E	0.0049	0.0244
B	Position.191	K	0.00096	0.00301
B	Position.191	T	0.00534	0.0264
B	Position.193	E	0.0014	0.00501
B	Position.193	Q	0.0049	0.0244
C	Position.9	D	0.00365	0.01343
C	Position.9	S	0.00257	0.01188
C	Position.9	Y	0.00352	0.02014
C	Position.11	A	0.00717	0.03357
C	Position.11	S	0.00257	0.01188
C	Position.14	R	0.00731	0.03461
C	Position.14	W	0.00244	0.01085
C	Position.21	H	0.00203	0.00895
C	Position.21	R	0.00771	0.0365
C	Position.24	A	0.00609	0.03202
C	Position.24	S	0.00365	0.01343
C	Position.49	A	0.00731	0.03461
C	Position.49	E	0.00244	0.01085
C	Position.71	K	0.00839	0.03908
C	Position.71	N	0.00135	0.00637
C	Position.78	A	0.00649	0.0272
C	Position.78	T	0.00325	0.01825
C	Position.82	N	0.00555	0.02273
C	Position.82	S	0.00419	0.02273
C	Position.85	K	0.00555	0.02273
C	Position.85	N	0.00419	0.02273
C	Position.95	A	0.00365	0.02118
C	Position.95	D	0.00609	0.02428
C	Position.99	I	0.00108	0.0062
C	Position.99	T	0.00866	0.03925
C	Position.102	R	0.00758	0.03409
C	Position.102	W	0.00216	0.01136
C	Position.104	F	0.00284	0.01326
C	Position.104	S	0.00068	0.00241
C	Position.104	Y	0.00622	0.02979
C	Position.108	L	0.00879	0.04046
C	Position.108	V	0.00095	0.00499
C	Position.119	D	0.00622	0.02789
C	Position.119	N	0.00352	0.01756
C	Position.121	F	0.00379	0.01877
C	Position.121	S	0.00568	0.02273
C	Position.121	Y	0.00027	0.00396
C	Position.159	L	0.00244	0.00947
C	Position.159	W	0.00731	0.03598
C	Position.164	A	0.00271	0.0124
C	Position.164	E	0.00703	0.03306
C	Position.175	E	0.00135	0.00465
C	Position.175	L	0.00095	0.00499
C	Position.175	T	0.00744	0.03581
C	Position.185	E	0.00879	0.04046
C	Position.185	K	0.00095	0.00499
C	Position.201	E	0.0092	0.04201
C	Position.201	K	0.00054	0.00344
DRB1	Position.9	E	0.00527	0.02535
DRB1	Position.9	K	0.00034	0.00117
DRB1	Position.9	W	0.00263	0.01195
DRB1	Position.10	E	0.00023	0.00073
DRB1	Position.10	Q	0.00309	0.01486
DRB1	Position.10	Y	0.00492	0.02287
DRB1	Position.11	binned	0.00069	0.00291
DRB1	Position.11	G	0.00092	0.00452
DRB1	Position.11	P	0.00137	0.00568
DRB1	Position.11	S	0.00492	0.02287
DRB1	Position.11	V	0.00034	0.00248
DRB1	Position.12	K	0.00332	0.01559
DRB1	Position.12	T	0.00492	0.02287
DRB1	Position.13	F	0.00092	0.00364
DRB1	Position.13	G	0.00092	0.00452
DRB1	Position.13	H	0.00011	0.00175
DRB1	Position.13	R	0.00137	0.00568
DRB1	Position.13	S	0.00401	0.01836
DRB1	Position.13	Y	0.00092	0.00452
DRB1	Position.14	E	0.00733	0.03394
DRB1	Position.14	K	0.00092	0.00452
DRB1	Position.16	H	0.00733	0.03394
DRB1	Position.16	Y	0.00092	0.00452
DRB1	Position.25	Q	0.00092	0.00452
DRB1	Position.25	R	0.00733	0.03394
DRB1	Position.27	F	0.0063	0.02957
DRB1	Position.27	L	0.00114	0.00408
DRB1	Position.27	Y	8e-04	0.00481
DRB1	Position.29	D	0.00538	0.02637
DRB1	Position.29	E	0.00252	0.01093
DRB1	Position.29	H	0.00034	0.00117
DRB1	Position.31	binned	0.00057	0.00189
DRB1	Position.31	C	0.00034	0.00175
DRB1	Position.31	H	0.00172	0.00685
DRB1	Position.31	L	0.00092	0.00452
DRB1	Position.31	Y	0.00469	0.02345
DRB1	Position.32	F	0.00733	0.03482
DRB1	Position.32	I	0.00069	0.00291
DRB1	Position.32	V	0.00023	0.00073
DRB1	Position.33	H	0.00275	0.01297
DRB1	Position.33	Y	0.00549	0.02549
DRB1	Position.38	F	0.00092	0.00452
DRB1	Position.38	L	0.00057	0.0016
DRB1	Position.38	N	0.00229	0.0118
DRB1	Position.38	S	0.00172	0.00743
DRB1	Position.38	Y	0.00275	0.01311
DRB1	Position.48	F	0.00527	0.022
DRB1	Position.48	Y	0.00298	0.01646
DRB1	Position.58	D	0.0063	0.03001
DRB1	Position.58	S	0.00011	0.00117
DRB1	Position.58	V	0.00183	0.00728
DRB1	Position.59	A	0.0063	0.0319
DRB1	Position.59	E	0.00195	0.00656
DRB1	Position.61	S	0.00183	0.00728
DRB1	Position.61	Y	0.00641	0.03118
DRB1	Position.68	F	0.00206	0.00787
DRB1	Position.68	I	0.00446	0.02025
DRB1	Position.68	L	0.00172	0.01034
DRB1	Position.71	D	0.00504	0.02156
DRB1	Position.71	Q	0.00263	0.01501
DRB1	Position.71	R	0.00057	0.00189
DRB1	Position.72	A	0.00126	0.00554
DRB1	Position.72	E	0.00183	0.00772
DRB1	Position.72	K	0.00114	0.0083
DRB1	Position.72	R	0.00401	0.0169
DRB1	Position.74	A	0.00641	0.02797
DRB1	Position.74	G	0.00183	0.01049
DRB1	Position.75	A	0.00572	0.02345
DRB1	Position.75	E	0.00034	0.0016
DRB1	Position.75	L	0.00034	0.00291
DRB1	Position.75	Q	0.00092	0.00452
DRB1	Position.75	R	0.00092	0.00597
DRB1	Position.78	N	0.00092	0.00597
DRB1	Position.78	T	0.00733	0.03249
DRB1	Position.79	V	0.00126	0.00568
DRB1	Position.79	Y	0.00698	0.03278
DRB1	Position.87	G	0.00446	0.01865
DRB1	Position.87	V	0.00378	0.01981
DQA1	Position.11	C	0.00531	0.02141
DQA1	Position.11	Y	0.00401	0.02207
DQA1	Position.18	F	0.00531	0.02141
DQA1	Position.18	S	0.00401	0.02207
DQA1	Position.25	F	0.00129	0.00642
DQA1	Position.25	Y	0.00802	0.03705
DQA1	Position.26	S	0.00052	0.00395
DQA1	Position.26	T	0.0088	0.03952
DQA1	Position.34	E	0.00272	0.014
DQA1	Position.34	Q	0.0066	0.02948
DQA1	Position.40	E	0.00699	0.03063
DQA1	Position.40	G	0.00233	0.01285
DQA1	Position.45	A	0.00531	0.02141
DQA1	Position.45	V	0.00401	0.02207
DQA1	Position.47	C	0.00233	0.01285
DQA1	Position.47	K	0.00116	0.00527
DQA1	Position.47	Q	0.00052	0.00395
DQA1	Position.47	R	0.00531	0.02141
DQA1	Position.48	L	0.00401	0.02207
DQA1	Position.48	W	0.00531	0.02141
DQA1	Position.50	E	0.00531	0.02141
DQA1	Position.50	L	0.00168	0.00922
DQA1	Position.50	V	0.00233	0.01285
DQA1	Position.51	F	0.00699	0.03063
DQA1	Position.51	L	0.00233	0.01285
DQA1	Position.52	H	0.00116	0.00527
DQA1	Position.52	R	0.00285	0.0168
DQA1	Position.52	S	0.00531	0.02141
DQA1	Position.53	K	0.00531	0.02141
DQA1	Position.53	Q	0.00233	0.01285
DQA1	Position.53	R	0.00168	0.00922
DQA1	Position.54	F	0.00815	0.03821
DQA1	Position.54	L	0.00116	0.00527
DQA1	Position.55	G	0.00531	0.02141
DQA1	Position.55	R	0.00401	0.02207
DQA1	Position.56	G	0.00531	0.02141
DQA1	Position.56	InDel	0.00349	0.01812
DQA1	Position.56	R	0.00052	0.00395
DQA1	Position.61	F	0.00401	0.02207
DQA1	Position.61	G	0.00531	0.02141
DQA1	Position.64	R	0.00531	0.02141
DQA1	Position.64	T	0.00401	0.02207
DQA1	Position.66	I	0.00401	0.02207
DQA1	Position.66	M	0.00531	0.02141
DQA1	Position.69	A	0.00531	0.02141
DQA1	Position.69	L	0.00311	0.01713
DQA1	Position.69	T	0.00091	0.00494
DQA1	Position.75	I	0.00789	0.03557
DQA1	Position.75	S	0.00142	0.0079
DQA1	Position.76	L	0.00349	0.01812
DQA1	Position.76	M	0.00531	0.02141
DQA1	Position.76	V	0.00052	0.00395
DQA1	Position.80	S	0.00401	0.02207
DQA1	Position.80	Y	0.00531	0.02141
DQB1	Position.9	F	0.00287	0.0119
DQB1	Position.9	Y	0.00478	0.02381
DQB1	Position.13	A	0.00149	0.00798
DQB1	Position.13	G	0.00616	0.02773
DQB1	Position.14	L	0.0017	0.00528
DQB1	Position.14	M	0.00595	0.03044
DQB1	Position.26	G	0.00213	0.00744
DQB1	Position.26	L	0.00404	0.02029
DQB1	Position.26	Y	0.00149	0.00798
DQB1	Position.28	S	0.00117	0.00595
DQB1	Position.28	T	0.00648	0.02976
DQB1	Position.30	H	0.00202	0.0073
DQB1	Position.30	S	0.00117	0.00595
DQB1	Position.30	Y	0.00446	0.02246
DQB1	Position.37	I	0.00117	0.00595
DQB1	Position.37	Y	0.00648	0.02976
DQB1	Position.38	A	0.00478	0.02449
DQB1	Position.38	V	0.00287	0.01123
DQB1	Position.45	E	0.00149	0.00798
DQB1	Position.45	G	0.00616	0.02773
DQB1	Position.46	E	0.00117	0.00595
DQB1	Position.46	V	0.00648	0.02976
DQB1	Position.47	F	0.00117	0.00595
DQB1	Position.47	Y	0.00648	0.02976
DQB1	Position.52	L	0.00117	0.00595
DQB1	Position.52	P	0.00648	0.02976
DQB1	Position.53	L	0.00319	0.01786
DQB1	Position.53	Q	0.00446	0.01786
DQB1	Position.55	L	0.00117	0.00595
DQB1	Position.55	P	0.00159	0.00974
DQB1	Position.55	R	0.00489	0.02002
DQB1	Position.57	A	0.00128	0.00758
DQB1	Position.57	D	0.00446	0.02178
DQB1	Position.57	S	0.00053	0.00068
DQB1	Position.57	V	0.00138	0.00568
DQB1	Position.66	D	0.00159	0.00812
DQB1	Position.66	E	0.00606	0.0276
DQB1	Position.67	I	0.00159	0.00812
DQB1	Position.67	V	0.00606	0.0276
DQB1	Position.70	E	0.00043	0.00216
DQB1	Position.70	G	0.00425	0.01677
DQB1	Position.70	R	0.00298	0.01677
DQB1	Position.71	A	0.0017	0.00528
DQB1	Position.71	D	0.00043	0.00216
DQB1	Position.71	K	0.00117	0.00595
DQB1	Position.71	T	0.00436	0.02232
DQB1	Position.74	A	0.00117	0.00595
DQB1	Position.74	E	0.00436	0.02232
DQB1	Position.74	S	0.00213	0.00744
DQB1	Position.75	L	0.00436	0.02232
DQB1	Position.75	V	0.0033	0.01339
DQB1	Position.77	R	0.00287	0.01123
DQB1	Position.77	T	0.00478	0.02449
DQB1	Position.84	E	0.00446	0.01786
DQB1	Position.84	Q	0.00319	0.01786
DQB1	Position.85	L	0.00319	0.01786
DQB1	Position.85	V	0.00446	0.01786
DQB1	Position.86	A	0.00425	0.01677
DQB1	Position.86	E	0.00319	0.01786
DQB1	Position.86	G	0.00021	0.00108
DQB1	Position.87	F	0.00255	0.0115
DQB1	Position.87	L	0.00319	0.01786
DQB1	Position.87	Y	0.00191	0.00636
DQB1	Position.89	G	0.00446	0.01786
DQB1	Position.89	T	0.00319	0.01786
DQB1	Position.90	I	0.00446	0.01786
DQB1	Position.90	T	0.00319	0.01786
DPB1	Position.8	L	0.00576	0.0253
DPB1	Position.8	V	0.01151	0.05162
DPB1	Position.9	F	0.00576	0.0253
DPB1	Position.9	H	0.00078	0.00506
DPB1	Position.9	Y	0.01073	0.04656
DPB1	Position.11	G	0.01308	0.06444
DPB1	Position.11	L	0.00419	0.01248
DPB1	Position.43	A	0.01047	0.04487
DPB1	Position.43	V	0.0068	0.03205
DPB1	Position.63	A	0.01073	0.04588
DPB1	Position.63	E	0.00654	0.03104
DPB1	Position.64	D	0.00131	0.00776
DPB1	Position.64	E	0.01596	0.06916
DPB1	Position.72	I	0.0157	0.07051
DPB1	Position.72	L	0.00157	0.00641
DPB1	Position.76	E	0.00497	0.02227
DPB1	Position.76	K	0.01125	0.05162
DPB1	Position.76	R	0.00105	0.00304
DPB1	Position.83	I	0.00078	0.00135
DPB1	Position.83	M	0.01047	0.04048
DPB1	Position.83	V	0.00602	0.03509
DPB1	Position.91	D	0.00994	0.04487
DPB1	Position.91	G	0.00549	0.02429
DPB1	Position.91	V	0.00183	0.00776
DPB1	Position.92	E	0.00994	0.04487
DPB1	Position.92	G	0.00733	0.03205
DPB1	Position.93	A	0.00994	0.04487
DPB1	Position.93	P	0.00733	0.03205
DPB1	Position.94	M	0.00733	0.03205
DPB1	Position.94	V	0.00994	0.04487
