## Supplemental File 1 for "Minimal observed impact of HLA genotype on hospitalization and severity of SARS-CoV-2 infection": AA_OR.txt

Locus	Position	Residue	OR	CI.lower	CI.upper	p.value	sig
A	Position.9	F	1.27	0.72	2.26	0.38651	NS
A	Position.9	S	0.86	0.48	1.59	0.60251	NS
A	Position.9	T	1.4	0.5	4.86	0.50536	NS
A	Position.9	Y	0.74	0.38	1.48	0.339	NS
A	Position.17	R	1.35	0.6	2.88	0.40721	NS
A	Position.17	S	0.74	0.35	1.67	0.40721	NS
A	Position.44	K	0.51	0.21	1.28	0.095877	NS
A	Position.44	R	1.97	0.78	4.67	0.095877	NS
A	Position.62	E	0.83	0.41	1.75	0.58037	NS
A	Position.62	G	2.63	1.06	7.83	0.02771	*
A	Position.62	L	Inf	0.54	Inf	0.11226	NS
A	Position.62	Q	0.7	0.4	1.23	0.18829	NS
A	Position.62	R	0.84	0.45	1.65	0.5859	NS
A	Position.63	E	0.98	0.5	1.84	0.94775	NS
A	Position.63	N	0.84	0.45	1.65	0.5859	NS
A	Position.63	Q	Inf	0.54	Inf	0.11226	NS
A	Position.65	G	1.05	0.49	2.4	0.89635	NS
A	Position.65	R	0.95	0.42	2.03	0.89635	NS
A	Position.66	K	1.76	0.94	3.42	0.062621	NS
A	Position.66	N	0.57	0.29	1.06	0.062621	NS
A	Position.67	M	0.51	0.21	1.28	0.095877	NS
A	Position.67	V	1.97	0.78	4.67	0.095877	NS
A	Position.70	H	1.11	0.62	1.97	0.70373	NS
A	Position.70	Q	0.9	0.51	1.62	0.70373	NS
A	Position.76	A	0.81	0.4	1.71	0.52701	NS
A	Position.76	E	0.97	0.51	1.92	0.92831	NS
A	Position.76	V	1.16	0.66	2.03	0.57428	NS
A	Position.79	G	0.88	0.39	1.86	0.72128	NS
A	Position.79	R	1.14	0.54	2.59	0.72128	NS
A	Position.80	I	1.14	0.54	2.59	0.72128	NS
A	Position.80	T	0.88	0.39	1.86	0.72128	NS
A	Position.81	A	1.14	0.54	2.59	0.72128	NS
A	Position.81	L	0.88	0.39	1.86	0.72128	NS
A	Position.82	L	1.14	0.54	2.59	0.72128	NS
A	Position.82	R	0.88	0.39	1.86	0.72128	NS
A	Position.83	G	0.88	0.39	1.86	0.72128	NS
A	Position.83	R	1.14	0.54	2.59	0.72128	NS
A	Position.90	A	2.2	1.15	4.14	0.0085544	*
A	Position.90	D	0.45	0.24	0.87	0.0085544	*
A	Position.95	I	0.57	0.29	1.06	0.062621	NS
A	Position.95	L	1.46	0.7	3.28	0.29292	NS
A	Position.95	V	1.85	0.73	5.58	0.17661	NS
A	Position.97	I	0.51	0.29	0.9	0.012566	*
A	Position.97	M	1.14	0.63	2.09	0.64526	NS
A	Position.97	R	2.14	1.06	4.6	0.024841	*
A	Position.99	F	1.05	0.49	2.4	0.89635	NS
A	Position.99	Y	0.95	0.42	2.03	0.89635	NS
A	Position.105	P	0.74	0.41	1.37	0.29503	NS
A	Position.105	S	1.35	0.73	2.46	0.29503	NS
A	Position.107	G	0.38	0.13	0.94	0.02771	*
A	Position.107	W	2.63	1.06	7.83	0.02771	*
A	Position.114	E	0.74	0.35	1.67	0.40721	NS
A	Position.114	H	1.57	0.87	2.89	0.10984	NS
A	Position.114	Q	1.27	0.59	3	0.52108	NS
A	Position.114	R	0.65	0.36	1.16	0.11465	NS
A	Position.116	D	0.77	0.44	1.34	0.32277	NS
A	Position.116	H	0.74	0.35	1.67	0.40721	NS
A	Position.116	Y	1.57	0.87	2.89	0.10984	NS
A	Position.128	K	1.5	0.84	2.69	0.14399	NS
A	Position.128	N	0.67	0.37	1.18	0.14399	NS
A	Position.143	I	0.61	0.3	1.19	0.12651	NS
A	Position.143	T	1.64	0.84	3.38	0.12651	NS
A	Position.145	K	1.19	0.68	2.07	0.51839	NS
A	Position.145	Q	0.84	0.48	1.47	0.51839	NS
A	Position.146	H	1.64	0.84	3.38	0.12651	NS
A	Position.146	R	0.61	0.3	1.19	0.12651	NS
A	Position.150	A	1.17	0.37	3.21	0.74466	NS
A	Position.150	T	0.85	0.31	2.72	0.74466	NS
A	Position.151	A	1.97	0.78	4.67	0.095877	NS
A	Position.151	V	0.51	0.21	1.28	0.095877	NS
A	Position.152	H	1.3	0.75	2.27	0.31913	NS
A	Position.152	R	0.77	0.44	1.34	0.31913	NS
A	Position.153	A	0.45	0.21	1.03	0.031245	*
A	Position.153	E	1.31	0.61	3.08	0.47553	NS
A	Position.153	R	0.51	0.21	1.36	0.11594	NS
A	Position.153	V	1.67	0.95	2.91	0.054981	NS
A	Position.153	W	0.8	0.29	2.58	0.65813	NS
A	Position.171	L	0.98	0.53	1.77	0.93451	NS
A	Position.171	Q	1.1	0.28	6.21	0.89028	NS
A	Position.171	R	0.51	0.21	1.28	0.095877	NS
A	Position.171	W	1.64	0.74	3.99	0.20303	NS
A	Position.173	A	1.97	0.78	4.67	0.095877	NS
A	Position.173	V	0.51	0.21	1.28	0.095877	NS
A	Position.176	D	1.94	0.64	7.87	0.22468	NS
A	Position.176	E	0.52	0.13	1.56	0.22468	NS
A	Position.181	D	0.67	0.36	1.29	0.1838	NS
A	Position.181	E	1.5	0.78	2.8	0.1838	NS
A	Position.182	G	0.67	0.36	1.29	0.1838	NS
A	Position.182	W	1.5	0.78	2.8	0.1838	NS
B	Position.9	D	2.51	0.34	111.31	0.37123	NS
B	Position.9	H	0.76	0.31	2.07	0.53296	NS
B	Position.9	Y	1.04	0.41	2.37	0.93064	NS
B	Position.11	A	1.73	0.89	3.27	0.07243	NS
B	Position.11	S	0.58	0.31	1.12	0.07243	NS
B	Position.12	M	1.53	0.8	2.84	0.15459	NS
B	Position.12	V	0.65	0.35	1.25	0.15459	NS
B	Position.24	A	0.89	0.51	1.56	0.67527	NS
B	Position.24	S	1.04	0.59	1.85	0.89187	NS
B	Position.24	T	1.18	0.52	2.92	0.68131	NS
B	Position.37	L	1.18	0.52	2.92	0.68131	NS
B	Position.37	Q	0.85	0.34	1.91	0.68131	NS
B	Position.46	A	0.74	0.29	1.73	0.47257	NS
B	Position.46	T	1.35	0.58	3.51	0.47257	NS
B	Position.50	E	1.08	0.61	1.94	0.7836	NS
B	Position.50	K	1.35	0.58	3.51	0.47257	NS
B	Position.50	M	1.55	0.5	6.37	0.43426	NS
B	Position.50	T	0.73	0.42	1.27	0.23137	NS
B	Position.51	A	1.55	0.5	6.37	0.43426	NS
B	Position.51	E	0.65	0.16	2	0.43426	NS
B	Position.67	G	0.63	0.32	1.27	0.15039	NS
B	Position.67	R	1.59	0.79	3.1	0.15039	NS
B	Position.68	E	0.81	0.46	1.41	0.41849	NS
B	Position.68	N	1.24	0.71	2.17	0.41849	NS
B	Position.70	Q	1.46	0.74	2.8	0.22544	NS
B	Position.70	R	0.68	0.36	1.35	0.22544	NS
B	Position.71	I	1.46	0.74	2.8	0.22544	NS
B	Position.71	N	0.68	0.36	1.35	0.22544	NS
B	Position.72	C	2.46	0.92	8.29	0.060294	NS
B	Position.72	F	1.24	0.65	2.43	0.49256	NS
B	Position.72	M	0.68	0.36	1.35	0.22544	NS
B	Position.72	S	1.01	0.53	2	0.96443	NS
B	Position.72	Y	0.64	0.32	1.34	0.18392	NS
B	Position.74	A	0.52	0.3	0.92	0.015216	*
B	Position.74	T	1.92	1.09	3.37	0.015216	*
B	Position.76	A	0.52	0.3	0.92	0.015216	*
B	Position.76	T	1.92	1.09	3.37	0.015216	*
B	Position.86	D	0.8	0.43	1.55	0.47165	NS
B	Position.86	Y	1.25	0.64	2.34	0.47165	NS
B	Position.92	I	0.89	0.51	1.58	0.66703	NS
B	Position.92	N	1.09	0.62	1.9	0.7458	NS
B	Position.92	T	1.1	0.38	3.88	0.85642	NS
B	Position.93	A	0.97	0.56	1.7	0.90886	NS
B	Position.93	L	1.03	0.59	1.8	0.90886	NS
B	Position.94	L	0.92	0.53	1.6	0.7458	NS
B	Position.94	R	1.09	0.62	1.9	0.7458	NS
B	Position.95	G	1.09	0.62	1.9	0.7458	NS
B	Position.95	R	0.92	0.53	1.6	0.7458	NS
B	Position.107	I	1.04	0.59	1.85	0.89187	NS
B	Position.107	T	0.96	0.54	1.69	0.89187	NS
B	Position.108	I	1.04	0.59	1.85	0.89187	NS
B	Position.108	L	0.84	0.48	1.47	0.51839	NS
B	Position.108	W	1.46	0.57	4.47	0.41273	NS
B	Position.110	binned	1.38	0.28	13.21	0.68225	NS
B	Position.110	R	1.42	0.81	2.49	0.18944	NS
B	Position.110	S	0.72	0.37	1.47	0.31245	NS
B	Position.110	V	1.1	0.28	6.21	0.89028	NS
B	Position.110	W	0.66	0.3	1.55	0.27264	NS
B	Position.116	L	0.77	0.44	1.34	0.31913	NS
B	Position.116	V	1.3	0.75	2.27	0.31913	NS
B	Position.126	H	0.81	0.36	1.71	0.56591	NS
B	Position.126	Y	1.23	0.59	2.79	0.56591	NS
B	Position.129	D	1.16	0.4	4.08	0.77615	NS
B	Position.129	F	2.11	0.47	19.41	0.31896	NS
B	Position.129	L	1.1	0.34	4.66	0.87245	NS
B	Position.129	S	0.65	0.37	1.13	0.10177	NS
B	Position.129	Y	1.34	0.74	2.5	0.30735	NS
B	Position.144	R	0.74	0.38	1.51	0.35221	NS
B	Position.144	S	1.35	0.66	2.65	0.35221	NS
B	Position.165	E	1.26	0.71	2.29	0.41	NS
B	Position.165	V	0.79	0.44	1.42	0.41	NS
B	Position.176	E	0.59	0.27	1.36	0.15925	NS
B	Position.176	L	1.32	0.71	2.41	0.34192	NS
B	Position.176	T	1.04	0.48	2.48	0.91355	NS
B	Position.180	S	1.46	0.57	4.47	0.41273	NS
B	Position.180	W	0.68	0.22	1.76	0.41273	NS
B	Position.184	H	1.15	0.44	3.57	0.76773	NS
B	Position.184	Y	0.87	0.28	2.29	0.76773	NS
B	Position.190	D	0.72	0.37	1.47	0.31245	NS
B	Position.190	E	1.39	0.68	2.73	0.31245	NS
B	Position.191	K	0.63	0.28	1.5	0.23036	NS
B	Position.191	T	1.58	0.67	3.52	0.23036	NS
B	Position.193	E	0.72	0.37	1.47	0.31245	NS
B	Position.193	Q	1.39	0.68	2.73	0.31245	NS
C	Position.9	D	0.7	0.39	1.26	0.19678	NS
C	Position.9	S	0.99	0.53	1.89	0.96554	NS
C	Position.9	Y	1.41	0.8	2.52	0.21186	NS
C	Position.11	A	1.01	0.53	1.89	0.96554	NS
C	Position.11	S	0.99	0.53	1.89	0.96554	NS
C	Position.14	R	1.06	0.55	2	0.84162	NS
C	Position.14	W	0.94	0.5	1.83	0.84162	NS
C	Position.21	H	0.93	0.47	1.92	0.83061	NS
C	Position.21	R	1.07	0.52	2.11	0.83061	NS
C	Position.24	A	1.43	0.79	2.55	0.19678	NS
C	Position.24	S	0.7	0.39	1.26	0.19678	NS
C	Position.49	A	1.06	0.55	2	0.84162	NS
C	Position.49	E	0.94	0.5	1.83	0.84162	NS
C	Position.71	K	0.99	0.42	2.17	0.97816	NS
C	Position.71	N	1.01	0.46	2.41	0.97816	NS
C	Position.78	A	0.75	0.41	1.33	0.29237	NS
C	Position.78	T	1.34	0.75	2.43	0.29237	NS
C	Position.82	N	0.76	0.43	1.32	0.29598	NS
C	Position.82	S	1.32	0.76	2.32	0.29598	NS
C	Position.85	K	0.76	0.43	1.32	0.29598	NS
C	Position.85	N	1.32	0.76	2.32	0.29598	NS
C	Position.95	A	1.45	0.83	2.59	0.16899	NS
C	Position.95	D	0.69	0.39	1.21	0.16899	NS
C	Position.99	I	1.26	0.54	3.3	0.57342	NS
C	Position.99	T	0.79	0.3	1.85	0.57342	NS
C	Position.102	R	0.86	0.43	1.64	0.62667	NS
C	Position.102	W	1.17	0.61	2.33	0.62667	NS
C	Position.104	F	1	0.55	1.87	1	NS
C	Position.104	S	0.75	0.24	2.76	0.59299	NS
C	Position.104	Y	1.07	0.6	1.91	0.79552	NS
C	Position.108	L	0.87	0.31	2.16	0.75881	NS
C	Position.108	V	1.15	0.46	3.24	0.75881	NS
C	Position.119	D	0.9	0.5	1.59	0.69571	NS
C	Position.119	N	1.11	0.63	2	0.69571	NS
C	Position.121	F	1.11	0.63	1.96	0.71348	NS
C	Position.121	S	0.71	0.41	1.25	0.20971	NS
C	Position.121	Y	3.34	0.79	29.86	0.088975	NS
C	Position.159	L	0.79	0.42	1.55	0.44728	NS
C	Position.159	W	1.27	0.64	2.41	0.44728	NS
C	Position.164	A	0.98	0.53	1.85	0.93211	NS
C	Position.164	E	1.03	0.54	1.89	0.93211	NS
C	Position.175	E	0.71	0.31	1.73	0.37898	NS
C	Position.175	L	1.15	0.46	3.24	0.75881	NS
C	Position.175	T	1.15	0.58	2.2	0.66171	NS
C	Position.185	E	0.87	0.31	2.16	0.75881	NS
C	Position.185	K	1.15	0.46	3.24	0.75881	NS
C	Position.201	E	0.72	0.17	2.25	0.55519	NS
C	Position.201	K	1.39	0.45	5.79	0.55519	NS
DRB1	Position.9	E	1.09	0.61	1.94	0.74928	NS
DRB1	Position.9	K	0.72	0.17	4.32	0.63101	NS
DRB1	Position.9	W	0.96	0.53	1.77	0.88596	NS
DRB1	Position.10	E	0.68	0.11	7.25	0.64162	NS
DRB1	Position.10	Q	1.05	0.59	1.88	0.8605	NS
DRB1	Position.10	Y	0.99	0.56	1.74	0.96913	NS
DRB1	Position.11	binned	0.9	0.33	2.86	0.83113	NS
DRB1	Position.11	G	1.06	0.45	2.81	0.88215	NS
DRB1	Position.11	P	0.87	0.41	1.94	0.69136	NS
DRB1	Position.11	S	0.99	0.56	1.74	0.96913	NS
DRB1	Position.11	V	1.58	0.44	8.66	0.47	NS
DRB1	Position.12	K	1.01	0.58	1.79	0.96913	NS
DRB1	Position.12	T	0.99	0.56	1.74	0.96913	NS
DRB1	Position.13	F	0.84	0.35	2.25	0.67826	NS
DRB1	Position.13	G	1.06	0.45	2.81	0.88215	NS
DRB1	Position.13	H	3.38	0.48	146.45	0.2183	NS
DRB1	Position.13	R	0.87	0.41	1.94	0.69136	NS
DRB1	Position.13	S	0.97	0.55	1.68	0.89414	NS
DRB1	Position.13	Y	1.06	0.45	2.81	0.88215	NS
DRB1	Position.14	E	0.94	0.36	2.22	0.88215	NS
DRB1	Position.14	K	1.06	0.45	2.81	0.88215	NS
DRB1	Position.16	H	0.94	0.36	2.22	0.88215	NS
DRB1	Position.16	Y	1.06	0.45	2.81	0.88215	NS
DRB1	Position.25	Q	1.06	0.45	2.81	0.88215	NS
DRB1	Position.25	R	0.94	0.36	2.22	0.88215	NS
DRB1	Position.27	F	1.03	0.52	1.96	0.92831	NS
DRB1	Position.27	L	0.74	0.33	1.79	0.43561	NS
DRB1	Position.27	Y	1.33	0.54	3.72	0.51883	NS
DRB1	Position.29	D	1.16	0.64	2.07	0.59702	NS
DRB1	Position.29	E	0.9	0.5	1.68	0.72164	NS
DRB1	Position.29	H	0.72	0.17	4.32	0.63101	NS
DRB1	Position.31	binned	0.69	0.22	2.58	0.4998	NS
DRB1	Position.31	C	1.1	0.28	6.21	0.89028	NS
DRB1	Position.31	H	0.82	0.42	1.7	0.55683	NS
DRB1	Position.31	L	1.06	0.45	2.81	0.88215	NS
DRB1	Position.31	Y	1.18	0.67	2.07	0.53484	NS
DRB1	Position.32	F	1.2	0.44	2.9	0.67826	NS
DRB1	Position.32	I	0.9	0.33	2.86	0.83113	NS
DRB1	Position.32	V	0.68	0.11	7.25	0.64162	NS
DRB1	Position.33	H	1.02	0.57	1.85	0.95191	NS
DRB1	Position.33	Y	0.98	0.54	1.76	0.95191	NS
DRB1	Position.38	F	1.06	0.45	2.81	0.88215	NS
DRB1	Position.38	L	0.58	0.18	2.22	0.32656	NS
DRB1	Position.38	N	1.15	0.63	2.17	0.63381	NS
DRB1	Position.38	S	0.91	0.46	1.87	0.77423	NS
DRB1	Position.38	Y	1.03	0.58	1.89	0.90421	NS
DRB1	Position.48	F	0.76	0.42	1.33	0.30678	NS
DRB1	Position.48	Y	1.32	0.75	2.37	0.30678	NS
DRB1	Position.58	D	1.1	0.55	2.1	0.76686	NS
DRB1	Position.58	S	2.22	0.29	99.78	0.44448	NS
DRB1	Position.58	V	0.82	0.42	1.66	0.53428	NS
DRB1	Position.59	A	1.5	0.75	2.92	0.203	NS
DRB1	Position.59	E	0.66	0.34	1.34	0.203	NS
DRB1	Position.61	S	0.82	0.42	1.66	0.53428	NS
DRB1	Position.61	Y	1.22	0.6	2.38	0.53428	NS
DRB1	Position.68	F	0.77	0.41	1.52	0.40473	NS
DRB1	Position.68	I	0.94	0.54	1.64	0.81939	NS
DRB1	Position.68	L	1.4	0.72	2.83	0.29622	NS
DRB1	Position.71	D	0.81	0.46	1.43	0.44272	NS
DRB1	Position.71	Q	1.36	0.76	2.49	0.27198	NS
DRB1	Position.71	R	0.69	0.22	2.58	0.4998	NS
DRB1	Position.72	A	0.93	0.43	2.15	0.8506	NS
DRB1	Position.72	E	0.88	0.45	1.78	0.68941	NS
DRB1	Position.72	K	1.71	0.8	3.97	0.14709	NS
DRB1	Position.72	R	0.83	0.48	1.45	0.47995	NS
DRB1	Position.74	A	0.76	0.38	1.45	0.3876	NS
DRB1	Position.74	G	1.31	0.69	2.61	0.3876	NS
DRB1	Position.75	A	0.69	0.37	1.24	0.18804	NS
DRB1	Position.75	E	1	0.25	5.74	1	NS
DRB1	Position.75	L	1.89	0.53	10.18	0.30991	NS
DRB1	Position.75	Q	1.06	0.45	2.81	0.88215	NS
DRB1	Position.75	R	1.47	0.64	3.82	0.34631	NS
DRB1	Position.78	N	1.47	0.64	3.82	0.34631	NS
DRB1	Position.78	T	0.68	0.26	1.57	0.34631	NS
DRB1	Position.79	V	0.96	0.45	2.21	0.915	NS
DRB1	Position.79	Y	1.04	0.45	2.23	0.915	NS
DRB1	Position.87	G	0.8	0.46	1.39	0.39271	NS
DRB1	Position.87	V	1.26	0.72	2.2	0.39271	NS
DQA1	Position.11	C	0.73	0.42	1.28	0.24654	NS
DQA1	Position.11	Y	1.36	0.78	2.39	0.24654	NS
DQA1	Position.18	F	0.73	0.42	1.28	0.24654	NS
DQA1	Position.18	S	1.36	0.78	2.39	0.24654	NS
DQA1	Position.25	F	1.07	0.49	2.55	0.8506	NS
DQA1	Position.25	Y	0.93	0.39	2.03	0.8506	NS
DQA1	Position.26	S	1.7	0.56	6.96	0.336	NS
DQA1	Position.26	T	0.59	0.14	1.8	0.336	NS
DQA1	Position.34	E	1.15	0.63	2.15	0.62381	NS
DQA1	Position.34	Q	0.87	0.46	1.58	0.62381	NS
DQA1	Position.40	E	0.79	0.41	1.48	0.44918	NS
DQA1	Position.40	G	1.26	0.67	2.43	0.44918	NS
DQA1	Position.45	A	0.73	0.42	1.28	0.24654	NS
DQA1	Position.45	V	1.36	0.78	2.39	0.24654	NS
DQA1	Position.47	C	1.26	0.67	2.43	0.44918	NS
DQA1	Position.47	K	0.97	0.42	2.42	0.93064	NS
DQA1	Position.47	Q	1.7	0.56	6.96	0.336	NS
DQA1	Position.47	R	0.73	0.42	1.28	0.24654	NS
DQA1	Position.48	L	1.36	0.78	2.39	0.24654	NS
DQA1	Position.48	W	0.73	0.42	1.28	0.24654	NS
DQA1	Position.50	E	0.73	0.42	1.28	0.24654	NS
DQA1	Position.50	L	1.22	0.61	2.6	0.55672	NS
DQA1	Position.50	V	1.26	0.67	2.43	0.44918	NS
DQA1	Position.51	F	0.79	0.41	1.48	0.44918	NS
DQA1	Position.51	L	1.26	0.67	2.43	0.44918	NS
DQA1	Position.52	H	0.97	0.42	2.42	0.93064	NS
DQA1	Position.52	R	1.43	0.79	2.63	0.20783	NS
DQA1	Position.52	S	0.73	0.42	1.28	0.24654	NS
DQA1	Position.53	K	0.73	0.42	1.28	0.24654	NS
DQA1	Position.53	Q	1.26	0.67	2.43	0.44918	NS
DQA1	Position.53	R	1.22	0.61	2.6	0.55672	NS
DQA1	Position.54	F	1.04	0.41	2.37	0.93064	NS
DQA1	Position.54	L	0.97	0.42	2.42	0.93064	NS
DQA1	Position.55	G	0.73	0.42	1.28	0.24654	NS
DQA1	Position.55	R	1.36	0.78	2.39	0.24654	NS
DQA1	Position.56	G	0.73	0.42	1.28	0.24654	NS
DQA1	Position.56	InDel	1.19	0.68	2.12	0.52365	NS
DQA1	Position.56	R	1.7	0.56	6.96	0.336	NS
DQA1	Position.61	F	1.36	0.78	2.39	0.24654	NS
DQA1	Position.61	G	0.73	0.42	1.28	0.24654	NS
DQA1	Position.64	R	0.73	0.42	1.28	0.24654	NS
DQA1	Position.64	T	1.36	0.78	2.39	0.24654	NS
DQA1	Position.66	I	1.36	0.78	2.39	0.24654	NS
DQA1	Position.66	M	0.73	0.42	1.28	0.24654	NS
DQA1	Position.69	A	0.73	0.42	1.28	0.24654	NS
DQA1	Position.69	L	1.3	0.73	2.36	0.3479	NS
DQA1	Position.69	T	1.19	0.48	3.36	0.6933	NS
DQA1	Position.75	I	0.81	0.36	1.71	0.56591	NS
DQA1	Position.75	S	1.23	0.59	2.79	0.56591	NS
DQA1	Position.76	L	1.19	0.68	2.12	0.52365	NS
DQA1	Position.76	M	0.73	0.42	1.28	0.24654	NS
DQA1	Position.76	V	1.7	0.56	6.96	0.336	NS
DQA1	Position.80	S	1.36	0.78	2.39	0.24654	NS
DQA1	Position.80	Y	0.73	0.42	1.28	0.24654	NS
DQB1	Position.9	F	0.83	0.47	1.5	0.50892	NS
DQB1	Position.9	Y	1.2	0.67	2.13	0.50892	NS
DQB1	Position.13	A	1.19	0.6	2.48	0.59634	NS
DQB1	Position.13	G	0.84	0.4	1.66	0.59634	NS
DQB1	Position.14	L	0.61	0.31	1.25	0.12993	NS
DQB1	Position.14	M	1.65	0.8	3.28	0.12993	NS
DQB1	Position.26	G	0.68	0.37	1.32	0.20971	NS
DQB1	Position.26	L	1.18	0.67	2.05	0.54044	NS
DQB1	Position.26	Y	1.19	0.6	2.48	0.59634	NS
DQB1	Position.28	S	1.11	0.52	2.53	0.77768	NS
DQB1	Position.28	T	0.9	0.4	1.91	0.77768	NS
DQB1	Position.30	H	0.72	0.38	1.39	0.27909	NS
DQB1	Position.30	S	1.11	0.52	2.53	0.77768	NS
DQB1	Position.30	Y	1.21	0.68	2.12	0.48143	NS
DQB1	Position.37	I	1.11	0.52	2.53	0.77768	NS
DQB1	Position.37	Y	0.9	0.4	1.91	0.77768	NS
DQB1	Position.38	A	1.31	0.73	2.32	0.33134	NS
DQB1	Position.38	V	0.76	0.43	1.38	0.33134	NS
DQB1	Position.45	E	1.19	0.6	2.48	0.59634	NS
DQB1	Position.45	G	0.84	0.4	1.66	0.59634	NS
DQB1	Position.46	E	1.11	0.52	2.53	0.77768	NS
DQB1	Position.46	V	0.9	0.4	1.91	0.77768	NS
DQB1	Position.47	F	1.11	0.52	2.53	0.77768	NS
DQB1	Position.47	Y	0.9	0.4	1.91	0.77768	NS
DQB1	Position.52	L	1.11	0.52	2.53	0.77768	NS
DQB1	Position.52	P	0.9	0.4	1.91	0.77768	NS
DQB1	Position.53	L	1.4	0.8	2.47	0.20971	NS
DQB1	Position.53	Q	0.71	0.41	1.25	0.20971	NS
DQB1	Position.55	L	1.11	0.52	2.53	0.77768	NS
DQB1	Position.55	P	1.42	0.74	2.88	0.26887	NS
DQB1	Position.55	R	0.72	0.4	1.27	0.23328	NS
DQB1	Position.57	A	1.35	0.66	2.94	0.39481	NS
DQB1	Position.57	D	1.12	0.63	1.96	0.68341	NS
DQB1	Position.57	S	0.26	0.06	1.17	0.025388	*
DQB1	Position.57	V	0.86	0.42	1.86	0.66259	NS
DQB1	Position.66	D	1.12	0.57	2.28	0.73228	NS
DQB1	Position.66	E	0.89	0.44	1.74	0.73228	NS
DQB1	Position.67	I	1.12	0.57	2.28	0.73228	NS
DQB1	Position.67	V	0.89	0.44	1.74	0.73228	NS
DQB1	Position.70	E	1.1	0.34	4.66	0.87245	NS
DQB1	Position.70	G	0.71	0.4	1.24	0.19639	NS
DQB1	Position.70	R	1.39	0.79	2.47	0.22204	NS
DQB1	Position.71	A	0.61	0.31	1.25	0.12993	NS
DQB1	Position.71	D	1.1	0.34	4.66	0.87245	NS
DQB1	Position.71	K	1.11	0.52	2.53	0.77768	NS
DQB1	Position.71	T	1.26	0.71	2.21	0.39092	NS
DQB1	Position.74	A	1.11	0.52	2.53	0.77768	NS
DQB1	Position.74	E	1.26	0.71	2.21	0.39092	NS
DQB1	Position.74	S	0.68	0.37	1.32	0.20971	NS
DQB1	Position.75	L	1.26	0.71	2.21	0.39092	NS
DQB1	Position.75	V	0.79	0.45	1.4	0.39092	NS
DQB1	Position.77	R	0.76	0.43	1.38	0.33134	NS
DQB1	Position.77	T	1.31	0.73	2.32	0.33134	NS
DQB1	Position.84	E	0.71	0.41	1.25	0.20971	NS
DQB1	Position.84	Q	1.4	0.8	2.47	0.20971	NS
DQB1	Position.85	L	1.4	0.8	2.47	0.20971	NS
DQB1	Position.85	V	0.71	0.41	1.25	0.20971	NS
DQB1	Position.86	A	0.71	0.4	1.24	0.19639	NS
DQB1	Position.86	E	1.4	0.8	2.47	0.20971	NS
DQB1	Position.86	G	1.09	0.21	10.8	0.911	NS
DQB1	Position.87	F	0.95	0.53	1.73	0.85514	NS
DQB1	Position.87	L	1.4	0.8	2.47	0.20971	NS
DQB1	Position.87	Y	0.65	0.34	1.29	0.17056	NS
DQB1	Position.89	G	0.71	0.41	1.25	0.20971	NS
DQB1	Position.89	T	1.4	0.8	2.47	0.20971	NS
DQB1	Position.90	I	0.71	0.41	1.25	0.20971	NS
DQB1	Position.90	T	1.4	0.8	2.47	0.20971	NS
DPB1	Position.8	L	0.98	0.53	1.85	0.94679	NS
DPB1	Position.8	V	1.02	0.54	1.89	0.94679	NS
DPB1	Position.9	F	0.98	0.53	1.85	0.94679	NS
DPB1	Position.9	H	1.48	0.4	8.21	0.54397	NS
DPB1	Position.9	Y	0.93	0.51	1.7	0.81513	NS
DPB1	Position.11	G	1.65	0.79	3.33	0.13582	NS
DPB1	Position.11	L	0.61	0.3	1.27	0.13582	NS
DPB1	Position.43	A	0.91	0.5	1.65	0.7411	NS
DPB1	Position.43	V	1.1	0.61	2.01	0.7411	NS
DPB1	Position.63	A	0.9	0.49	1.64	0.71786	NS
DPB1	Position.63	E	1.11	0.61	2.04	0.71786	NS
DPB1	Position.64	D	1.37	0.48	4.8	0.54039	NS
DPB1	Position.64	E	0.73	0.21	2.08	0.54039	NS
DPB1	Position.72	I	1.1	0.34	3.03	0.84593	NS
DPB1	Position.72	L	0.91	0.33	2.91	0.84593	NS
DPB1	Position.76	E	1.01	0.53	1.96	0.97992	NS
DPB1	Position.76	K	1.09	0.58	2.01	0.76684	NS
DPB1	Position.76	R	0.64	0.17	2.93	0.46208	NS
DPB1	Position.83	I	0.38	0.06	2.64	0.19028	NS
DPB1	Position.83	M	0.72	0.4	1.31	0.25199	NS
DPB1	Position.83	V	1.57	0.86	2.91	0.11998	NS
DPB1	Position.91	D	1.03	0.57	1.86	0.91251	NS
DPB1	Position.91	G	0.99	0.53	1.88	0.97064	NS
DPB1	Position.91	V	0.95	0.37	2.74	0.9025	NS
DPB1	Position.92	E	1.03	0.57	1.86	0.91251	NS
DPB1	Position.92	G	0.97	0.54	1.76	0.91251	NS
DPB1	Position.93	A	1.03	0.57	1.86	0.91251	NS
DPB1	Position.93	P	0.97	0.54	1.76	0.91251	NS
DPB1	Position.94	M	0.97	0.54	1.76	0.91251	NS
DPB1	Position.94	V	1.03	0.57	1.86	0.91251	NS
