## Supplemental File 1 for "Minimal observed impact of HLA genotype on hospitalization and severity of SARS-CoV-2 infection": AA_table.txt

Locus	Position	Residue	Group.0	Group.1
A	Position.9	F	27	114
A	Position.9	S	23	76
A	Position.9	T	5	25
A	Position.9	Y	17	49
A	Position.17	R	60	230
A	Position.17	S	12	34
A	Position.44	K	10	20
A	Position.44	R	62	244
A	Position.62	E	14	44
A	Position.62	G	6	51
A	Position.62	L	0	9
A	Position.62	Q	34	102
A	Position.62	R	18	58
A	Position.63	E	54	197
A	Position.63	N	18	58
A	Position.63	Q	0	9
A	Position.65	G	11	42
A	Position.65	R	61	222
A	Position.66	K	17	93
A	Position.66	N	55	171
A	Position.67	M	10	20
A	Position.67	V	62	244
A	Position.70	H	46	175
A	Position.70	Q	26	89
A	Position.76	A	14	43
A	Position.76	E	17	61
A	Position.76	V	41	160
A	Position.79	G	61	219
A	Position.79	R	11	45
A	Position.80	I	11	45
A	Position.80	T	61	219
A	Position.81	A	11	45
A	Position.81	L	61	219
A	Position.82	L	11	45
A	Position.82	R	61	219
A	Position.83	G	61	219
A	Position.83	R	11	45
A	Position.90	A	50	220
A	Position.90	D	22	44
A	Position.95	I	55	171
A	Position.95	L	11	55
A	Position.95	V	6	38
A	Position.97	I	37	93
A	Position.97	M	23	92
A	Position.97	R	12	79
A	Position.99	F	11	42
A	Position.99	Y	61	222
A	Position.105	P	23	68
A	Position.105	S	49	196
A	Position.107	G	66	213
A	Position.107	W	6	51
A	Position.114	E	12	34
A	Position.114	H	22	108
A	Position.114	Q	10	45
A	Position.114	R	28	77
A	Position.116	D	38	122
A	Position.116	H	12	34
A	Position.116	Y	22	108
A	Position.128	K	25	117
A	Position.128	N	47	147
A	Position.143	I	58	189
A	Position.143	T	14	75
A	Position.145	K	34	136
A	Position.145	Q	38	128
A	Position.146	H	14	75
A	Position.146	R	58	189
A	Position.150	A	66	245
A	Position.150	T	6	19
A	Position.151	A	62	244
A	Position.151	V	10	20
A	Position.152	H	37	153
A	Position.152	R	35	111
A	Position.153	A	13	24
A	Position.153	E	10	46
A	Position.153	R	9	18
A	Position.153	V	34	158
A	Position.153	W	6	18
A	Position.171	L	50	182
A	Position.171	Q	3	12
A	Position.171	R	10	20
A	Position.171	W	9	50
A	Position.173	A	62	244
A	Position.173	V	10	20
A	Position.176	D	4	27
A	Position.176	E	68	237
A	Position.181	D	20	54
A	Position.181	E	52	210
A	Position.182	G	20	54
A	Position.182	W	52	210
B	Position.9	D	1	9
B	Position.9	H	8	23
B	Position.9	Y	63	232
B	Position.11	A	52	216
B	Position.11	S	20	48
B	Position.12	M	51	208
B	Position.12	V	21	56
B	Position.24	A	35	121
B	Position.24	S	28	105
B	Position.24	T	9	38
B	Position.37	L	9	38
B	Position.37	Q	63	226
B	Position.46	A	64	226
B	Position.46	T	8	38
B	Position.50	E	26	100
B	Position.50	K	8	38
B	Position.50	M	4	22
B	Position.50	T	34	104
B	Position.51	A	4	22
B	Position.51	E	68	242
B	Position.67	G	17	43
B	Position.67	R	55	221
B	Position.68	E	33	107
B	Position.68	N	39	157
B	Position.70	Q	54	215
B	Position.70	R	18	49
B	Position.71	I	54	215
B	Position.71	N	18	49
B	Position.72	C	5	41
B	Position.72	F	17	73
B	Position.72	M	18	49
B	Position.72	S	17	63
B	Position.72	Y	15	38
B	Position.74	A	34	84
B	Position.74	T	38	180
B	Position.76	A	34	84
B	Position.76	T	38	180
B	Position.86	D	19	59
B	Position.86	Y	53	205
B	Position.92	I	29	99
B	Position.92	N	38	145
B	Position.92	T	5	20
B	Position.93	A	33	119
B	Position.93	L	39	145
B	Position.94	L	34	119
B	Position.94	R	38	145
B	Position.95	G	38	145
B	Position.95	R	34	119
B	Position.107	I	28	105
B	Position.107	T	44	159
B	Position.108	I	28	105
B	Position.108	L	38	128
B	Position.108	W	6	31
B	Position.110	binned	2	10
B	Position.110	R	40	169
B	Position.110	S	16	45
B	Position.110	V	3	12
B	Position.110	W	11	28
B	Position.116	L	35	111
B	Position.116	V	37	153
B	Position.126	H	61	216
B	Position.126	Y	11	48
B	Position.129	D	5	21
B	Position.129	F	2	15
B	Position.129	L	4	16
B	Position.129	S	40	118
B	Position.129	Y	21	94
B	Position.144	R	16	46
B	Position.144	S	56	218
B	Position.165	E	24	102
B	Position.165	V	48	162
B	Position.176	E	12	28
B	Position.176	L	50	198
B	Position.176	T	10	38
B	Position.180	S	6	31
B	Position.180	W	66	233
B	Position.184	H	6	25
B	Position.184	Y	66	239
B	Position.190	D	16	45
B	Position.190	E	56	219
B	Position.191	K	11	27
B	Position.191	T	61	237
B	Position.193	E	16	45
B	Position.193	Q	56	219
C	Position.9	D	27	78
C	Position.9	S	19	69
C	Position.9	Y	26	117
C	Position.11	A	53	195
C	Position.11	S	19	69
C	Position.14	R	54	201
C	Position.14	W	18	63
C	Position.21	H	15	52
C	Position.21	R	57	212
C	Position.24	A	45	186
C	Position.24	S	27	78
C	Position.49	A	54	201
C	Position.49	E	18	63
C	Position.71	K	62	227
C	Position.71	N	10	37
C	Position.78	A	48	158
C	Position.78	T	24	106
C	Position.82	N	41	132
C	Position.82	S	31	132
C	Position.85	K	41	132
C	Position.85	N	31	132
C	Position.95	A	27	123
C	Position.95	D	45	141
C	Position.99	I	8	36
C	Position.99	T	64	228
C	Position.102	R	56	198
C	Position.102	W	16	66
C	Position.104	F	21	77
C	Position.104	S	5	14
C	Position.104	Y	46	173
C	Position.108	L	65	235
C	Position.108	V	7	29
C	Position.119	D	46	162
C	Position.119	N	26	102
C	Position.121	F	28	109
C	Position.121	S	42	132
C	Position.121	Y	2	23
C	Position.159	L	18	55
C	Position.159	W	54	209
C	Position.164	A	20	72
C	Position.164	E	52	192
C	Position.175	E	10	27
C	Position.175	L	7	29
C	Position.175	T	55	208
C	Position.185	E	65	235
C	Position.185	K	7	29
C	Position.201	E	68	244
C	Position.201	K	4	20
DRB1	Position.9	E	46	174
DRB1	Position.9	K	3	8
DRB1	Position.9	W	23	82
DRB1	Position.10	E	2	5
DRB1	Position.10	Q	27	102
DRB1	Position.10	Y	43	157
DRB1	Position.11	binned	6	20
DRB1	Position.11	G	8	31
DRB1	Position.11	P	12	39
DRB1	Position.11	S	43	157
DRB1	Position.11	V	3	17
DRB1	Position.12	K	29	107
DRB1	Position.12	T	43	157
DRB1	Position.13	F	8	25
DRB1	Position.13	G	8	31
DRB1	Position.13	H	1	12
DRB1	Position.13	R	12	39
DRB1	Position.13	S	35	126
DRB1	Position.13	Y	8	31
DRB1	Position.14	E	64	233
DRB1	Position.14	K	8	31
DRB1	Position.16	H	64	233
DRB1	Position.16	Y	8	31
DRB1	Position.25	Q	8	31
DRB1	Position.25	R	64	233
DRB1	Position.27	F	55	203
DRB1	Position.27	L	10	28
DRB1	Position.27	Y	7	33
DRB1	Position.29	D	47	181
DRB1	Position.29	E	22	75
DRB1	Position.29	H	3	8
DRB1	Position.31	binned	5	13
DRB1	Position.31	C	3	12
DRB1	Position.31	H	15	47
DRB1	Position.31	L	8	31
DRB1	Position.31	Y	41	161
DRB1	Position.32	F	64	239
DRB1	Position.32	I	6	20
DRB1	Position.32	V	2	5
DRB1	Position.33	H	24	89
DRB1	Position.33	Y	48	175
DRB1	Position.38	F	8	31
DRB1	Position.38	L	5	11
DRB1	Position.38	N	20	81
DRB1	Position.38	S	15	51
DRB1	Position.38	Y	24	90
DRB1	Position.48	F	46	151
DRB1	Position.48	Y	26	113
DRB1	Position.58	D	55	206
DRB1	Position.58	S	1	8
DRB1	Position.58	V	16	50
DRB1	Position.59	A	55	219
DRB1	Position.59	E	17	45
DRB1	Position.61	S	16	50
DRB1	Position.61	Y	56	214
DRB1	Position.68	F	18	54
DRB1	Position.68	I	39	139
DRB1	Position.68	L	15	71
DRB1	Position.71	D	44	148
DRB1	Position.71	Q	23	103
DRB1	Position.71	R	5	13
DRB1	Position.72	A	11	38
DRB1	Position.72	E	16	53
DRB1	Position.72	K	10	57
DRB1	Position.72	R	35	116
DRB1	Position.74	A	56	192
DRB1	Position.74	G	16	72
DRB1	Position.75	A	50	161
DRB1	Position.75	E	3	11
DRB1	Position.75	L	3	20
DRB1	Position.75	Q	8	31
DRB1	Position.75	R	8	41
DRB1	Position.78	N	8	41
DRB1	Position.78	T	64	223
DRB1	Position.79	V	11	39
DRB1	Position.79	Y	61	225
DRB1	Position.87	G	39	128
DRB1	Position.87	V	33	136
DQA1	Position.11	C	41	130
DQA1	Position.11	Y	31	134
DQA1	Position.18	F	41	130
DQA1	Position.18	S	31	134
DQA1	Position.25	F	10	39
DQA1	Position.25	Y	62	225
DQA1	Position.26	S	4	24
DQA1	Position.26	T	68	240
DQA1	Position.34	E	21	85
DQA1	Position.34	Q	51	179
DQA1	Position.40	E	54	186
DQA1	Position.40	G	18	78
DQA1	Position.45	A	41	130
DQA1	Position.45	V	31	134
DQA1	Position.47	C	18	78
DQA1	Position.47	K	9	32
DQA1	Position.47	Q	4	24
DQA1	Position.47	R	41	130
DQA1	Position.48	L	31	134
DQA1	Position.48	W	41	130
DQA1	Position.50	E	41	130
DQA1	Position.50	L	13	56
DQA1	Position.50	V	18	78
DQA1	Position.51	F	54	186
DQA1	Position.51	L	18	78
DQA1	Position.52	H	9	32
DQA1	Position.52	R	22	102
DQA1	Position.52	S	41	130
DQA1	Position.53	K	41	130
DQA1	Position.53	Q	18	78
DQA1	Position.53	R	13	56
DQA1	Position.54	F	63	232
DQA1	Position.54	L	9	32
DQA1	Position.55	G	41	130
DQA1	Position.55	R	31	134
DQA1	Position.56	G	41	130
DQA1	Position.56	InDel	27	110
DQA1	Position.56	R	4	24
DQA1	Position.61	F	31	134
DQA1	Position.61	G	41	130
DQA1	Position.64	R	41	130
DQA1	Position.64	T	31	134
DQA1	Position.66	I	31	134
DQA1	Position.66	M	41	130
DQA1	Position.69	A	41	130
DQA1	Position.69	L	24	104
DQA1	Position.69	T	7	30
DQA1	Position.75	I	61	216
DQA1	Position.75	S	11	48
DQA1	Position.76	L	27	110
DQA1	Position.76	M	41	130
DQA1	Position.76	V	4	24
DQA1	Position.80	S	31	134
DQA1	Position.80	Y	41	130
DQB1	Position.9	F	27	88
DQB1	Position.9	Y	45	176
DQB1	Position.13	A	14	59
DQB1	Position.13	G	58	205
DQB1	Position.14	L	16	39
DQB1	Position.14	M	56	225
DQB1	Position.26	G	20	55
DQB1	Position.26	L	38	150
DQB1	Position.26	Y	14	59
DQB1	Position.28	S	11	44
DQB1	Position.28	T	61	220
DQB1	Position.30	H	19	54
DQB1	Position.30	S	11	44
DQB1	Position.30	Y	42	166
DQB1	Position.37	I	11	44
DQB1	Position.37	Y	61	220
DQB1	Position.38	A	45	181
DQB1	Position.38	V	27	83
DQB1	Position.45	E	14	59
DQB1	Position.45	G	58	205
DQB1	Position.46	E	11	44
DQB1	Position.46	V	61	220
DQB1	Position.47	F	11	44
DQB1	Position.47	Y	61	220
DQB1	Position.52	L	11	44
DQB1	Position.52	P	61	220
DQB1	Position.53	L	30	132
DQB1	Position.53	Q	42	132
DQB1	Position.55	L	11	44
DQB1	Position.55	P	15	72
DQB1	Position.55	R	46	148
DQB1	Position.57	A	12	56
DQB1	Position.57	D	42	161
DQB1	Position.57	S	5	5
DQB1	Position.57	V	13	42
DQB1	Position.66	D	15	60
DQB1	Position.66	E	57	204
DQB1	Position.67	I	15	60
DQB1	Position.67	V	57	204
DQB1	Position.70	E	4	16
DQB1	Position.70	G	40	124
DQB1	Position.70	R	28	124
DQB1	Position.71	A	16	39
DQB1	Position.71	D	4	16
DQB1	Position.71	K	11	44
DQB1	Position.71	T	41	165
DQB1	Position.74	A	11	44
DQB1	Position.74	E	41	165
DQB1	Position.74	S	20	55
DQB1	Position.75	L	41	165
DQB1	Position.75	V	31	99
DQB1	Position.77	R	27	83
DQB1	Position.77	T	45	181
DQB1	Position.84	E	42	132
DQB1	Position.84	Q	30	132
DQB1	Position.85	L	30	132
DQB1	Position.85	V	42	132
DQB1	Position.86	A	40	124
DQB1	Position.86	E	30	132
DQB1	Position.86	G	2	8
DQB1	Position.87	F	24	85
DQB1	Position.87	L	30	132
DQB1	Position.87	Y	18	47
DQB1	Position.89	G	42	132
DQB1	Position.89	T	30	132
DQB1	Position.90	I	42	132
DQB1	Position.90	T	30	132
DPB1	Position.8	L	22	75
DPB1	Position.8	V	44	153
DPB1	Position.9	F	22	75
DPB1	Position.9	H	3	15
DPB1	Position.9	Y	41	138
DPB1	Position.11	G	50	191
DPB1	Position.11	L	16	37
DPB1	Position.43	A	40	133
DPB1	Position.43	V	26	95
DPB1	Position.63	A	41	136
DPB1	Position.63	E	25	92
DPB1	Position.64	D	5	23
DPB1	Position.64	E	61	205
DPB1	Position.72	I	60	209
DPB1	Position.72	L	6	19
DPB1	Position.76	E	19	66
DPB1	Position.76	K	43	153
DPB1	Position.76	R	4	9
DPB1	Position.83	I	3	4
DPB1	Position.83	M	40	120
DPB1	Position.83	V	23	104
DPB1	Position.91	D	38	133
DPB1	Position.91	G	21	72
DPB1	Position.91	V	7	23
DPB1	Position.92	E	38	133
DPB1	Position.92	G	28	95
DPB1	Position.93	A	38	133
DPB1	Position.93	P	28	95
DPB1	Position.94	M	28	95
DPB1	Position.94	V	38	133
