## Supplemental File 1 for "Minimal observed impact of HLA genotype on hospitalization and severity of SARS-CoV-2 infection": Locus_binned.txt

Locus	Allele	Group.0	Group.1
A	01:01	6	10
A	02:02	0	11
A	02:05	0	2
A	11:01	3	4
A	24:02	0	8
A	26:01	1	12
A	29:02	0	9
A	31:01	1	1
A	32:01	0	3
A	33:01	0	2
A	33:03	4	13
A	34:02	5	6
A	36:01	4	10
A	66:02	0	1
A	68:01	3	9
A	74:01	4	13
A	80:01	3	2
B	08:01	1	9
B	14:01	1	3
B	14:02	1	8
B	15:01	0	4
B	15:16	1	5
B	15:17	0	1
B	18:01	3	5
B	27:05	1	0
B	39:06	0	1
B	39:10	0	3
B	40:01	0	1
B	40:02	0	1
B	49:01	2	5
B	51:01	0	5
B	52:01	1	4
B	57:01	1	2
B	57:02	0	2
B	57:03	2	8
C	02:02	4	10
C	02:10	3	6
C	03:02	5	6
C	03:03	0	4
C	05:01	0	1
C	07:04	1	0
C	08:02	1	10
C	08:04	2	9
C	12:03	0	6
C	14:02	1	6
C	15:05	1	7
C	17:01	3	11
C	18:01	2	8
DRB1	01:01	2	8
DRB1	01:02	1	4
DRB1	04:01	1	8
DRB1	04:03	0	3
DRB1	04:04	0	1
DRB1	09:01	3	8
DRB1	10:01	2	5
DRB1	11:03	2	1
DRB1	11:04	1	0
DRB1	12:02	0	1
DRB1	13:03	1	8
DRB1	15:01	1	2
DRB1	16:02	1	1
DQA1	01:03	1	7
DQA1	03:01	1	11
DQA1	05:05	2	10
DQB1	02:03	0	1
DQB1	03:02	1	13
DQB1	05:02	5	5
DQB1	06:03	1	13
DQB1	06:04	2	2
DQB1	06:09	0	6
DPB1	03:01	0	5
DPB1	05:01	1	2
DPB1	10:01	0	1
DPB1	104:01	2	4
DPB1	13:01	3	4
DPB1	15:01	0	1
DPB1	34:01	0	1
DPB1	85:01	4	1
