## Supplemental File 1 for "Minimal observed impact of HLA genotype on hospitalization and severity of SARS-CoV-2 infection": Locus_freqs.txt

Locus	Allele	Group.0	Group.1
A	01:01	0.08333	0.03788
A	02:01	0.08333	0.14394
A	02:02	0	0.04167
A	02:05	0	0.00758
A	03:01	0.05556	0.10227
A	11:01	0.04167	0.01515
A	23:01	0.15278	0.12879
A	24:02	0	0.0303
A	26:01	0.01389	0.04545
A	29:02	0	0.03409
A	30:01	0.08333	0.06818
A	30:02	0.08333	0.06061
A	31:01	0.01389	0.00379
A	32:01	0	0.01136
A	33:01	0	0.00758
A	33:03	0.05556	0.04924
A	34:02	0.06944	0.02273
A	36:01	0.05556	0.03788
A	66:02	0	0.00379
A	68:01	0.04167	0.03409
A	68:02	0.06944	0.05682
A	74:01	0.05556	0.04924
A	80:01	0.04167	0.00758
B	07:02	0.15278	0.09848
B	08:01	0.01389	0.03409
B	14:01	0.01389	0.01136
B	14:02	0.01389	0.0303
B	15:01	0	0.01515
B	15:03	0.06944	0.04545
B	15:10	0.02778	0.10985
B	15:16	0.01389	0.01894
B	15:17	0	0.00379
B	18:01	0.04167	0.01894
B	27:05	0.01389	0
B	35:01	0.11111	0.08712
B	39:06	0	0.00379
B	39:10	0	0.01136
B	40:01	0	0.00379
B	40:02	0	0.00379
B	42:01	0.05556	0.03409
B	44:03	0.05556	0.07576
B	45:01	0.02778	0.04167
B	49:01	0.02778	0.01894
B	51:01	0	0.01894
B	52:01	0.01389	0.01515
B	53:01	0.11111	0.13636
B	57:01	0.01389	0.00758
B	57:02	0	0.00758
B	57:03	0.02778	0.0303
B	58:01	0.06944	0.05303
B	58:02	0.125	0.06439
C	02:02	0.05556	0.03788
C	02:10	0.04167	0.02273
C	03:02	0.06944	0.02273
C	03:03	0	0.01515
C	03:04	0.02778	0.07197
C	04:01	0.25	0.23864
C	05:01	0	0.00379
C	06:02	0.13889	0.09848
C	07:01	0.125	0.11364
C	07:02	0.06944	0.05303
C	07:04	0.01389	0
C	08:02	0.01389	0.03788
C	08:04	0.02778	0.03409
C	12:03	0	0.02273
C	14:02	0.01389	0.02273
C	15:05	0.01389	0.02652
C	16:01	0.06944	0.10606
C	17:01	0.04167	0.04167
C	18:01	0.02778	0.0303
DRB1	01:01	0.02778	0.0303
DRB1	01:02	0.01389	0.01515
DRB1	03:01	0.05556	0.0947
DRB1	03:02	0.05556	0.06061
DRB1	04:01	0.01389	0.0303
DRB1	04:03	0	0.01136
DRB1	04:04	0	0.00379
DRB1	07:01	0.11111	0.11742
DRB1	08:04	0.04167	0.07576
DRB1	09:01	0.04167	0.0303
DRB1	10:01	0.02778	0.01894
DRB1	11:01	0.125	0.09091
DRB1	11:02	0.06944	0.07576
DRB1	11:03	0.02778	0.00379
DRB1	11:04	0.01389	0
DRB1	12:01	0.06944	0.03788
DRB1	12:02	0	0.00379
DRB1	13:01	0.01389	0.04924
DRB1	13:02	0.11111	0.07197
DRB1	13:03	0.01389	0.0303
DRB1	15:01	0.01389	0.00758
DRB1	15:03	0.13889	0.13636
DRB1	16:02	0.01389	0.00379
DQA1	01:01	0.05556	0.07197
DQA1	01:02	0.44444	0.35606
DQA1	01:03	0.01389	0.02652
DQA1	01:05	0.05556	0.03788
DQA1	02:01	0.125	0.12121
DQA1	03:01	0.01389	0.04167
DQA1	03:03	0.04167	0.04924
DQA1	04:01	0.09722	0.11364
DQA1	05:01	0.125	0.14394
DQA1	05:05	0.02778	0.03788
DQB1	02:01	0.09722	0.08712
DQB1	02:02	0.05556	0.07576
DQB1	02:03	0	0.00379
DQB1	03:01	0.16667	0.17045
DQB1	03:02	0.01389	0.04924
DQB1	03:19	0.02778	0.05303
DQB1	04:02	0.05556	0.06061
DQB1	05:01	0.15278	0.12879
DQB1	05:02	0.06944	0.01894
DQB1	06:02	0.31944	0.27273
DQB1	06:03	0.01389	0.04924
DQB1	06:04	0.02778	0.00758
DQB1	06:09	0	0.02273
DPB1	01:01	0.29167	0.35606
DPB1	02:01	0.18056	0.17803
DPB1	03:01	0	0.01894
DPB1	04:01	0.11111	0.0947
DPB1	05:01	0.01389	0.00758
DPB1	06:02	0.08333	0.13636
DPB1	10:01	0	0.00379
DPB1	104:01	0.02778	0.01515
DPB1	11:01	0.05556	0.0303
DPB1	13:01	0.04167	0.01515
DPB1	15:01	0	0.00379
DPB1	17:01	0.04167	0.05303
DPB1	18:01	0.09722	0.07955
DPB1	34:01	0	0.00379
DPB1	85:01	0.05556	0.00379
