## Supplemental File 1 for "Minimal observed impact of HLA genotype on hospitalization and severity of SARS-CoV-2 infection": Locus_OR.txt

Locus	Allele	OR	CI.lower	CI.upper	p.value	sig
A	02:01	1.85	0.74	5.58	0.17335	NS
A	03:01	1.94	0.65	7.88	0.22114	NS
A	23:01	0.83	0.38	1.91	0.61057	NS
A	30:01	0.81	0.29	2.59	0.66833	NS
A	30:02	0.72	0.25	2.32	0.49854	NS
A	33:03	0.89	0.26	3.85	0.8371	NS
A	68:02	0.81	0.27	2.96	0.69746	NS
A	binned	0.89	0.52	1.54	0.65507	NS
B	07:02	0.61	0.27	1.44	0.19206	NS
B	15:03	0.64	0.2	2.4	0.41035	NS
B	15:10	4.32	1.04	38.18	0.032923	*
B	35:01	0.76	0.31	2.07	0.53296	NS
B	42:01	0.6	0.16	2.75	0.40252	NS
B	44:03	1.39	0.45	5.79	0.55519	NS
B	45:01	1.52	0.32	14.43	0.58805	NS
B	53:01	1.26	0.54	3.3	0.57342	NS
B	58:01	0.75	0.24	2.76	0.59299	NS
B	58:02	0.48	0.19	1.29	0.088003	NS
B	binned	1.41	0.72	2.91	0.29671	NS
C	02:02	0.68	0.19	3.07	0.52535	NS
C	03:04	2.76	0.64	24.9	0.16226	NS
C	04:01	0.96	0.51	1.87	0.89936	NS
C	06:02	0.69	0.3	1.69	0.35154	NS
C	07:01	0.92	0.4	2.3	0.82669	NS
C	07:02	0.76	0.25	2.81	0.6169	NS
C	16:01	1.62	0.59	5.55	0.33665	NS
C	binned	1.02	0.57	1.86	0.94744	NS
DRB1	03:01	1.78	0.58	7.26	0.29448	NS
DRB1	03:02	1.1	0.34	4.66	0.87245	NS
DRB1	07:01	1.06	0.45	2.81	0.88215	NS
DRB1	08:04	1.89	0.53	10.18	0.30991	NS
DRB1	11:01	0.7	0.3	1.8	0.38892	NS
DRB1	11:02	1.1	0.38	3.88	0.85642	NS
DRB1	12:01	0.53	0.16	2.04	0.2503	NS
DRB1	13:01	3.68	0.53	158.35	0.18329	NS
DRB1	13:02	0.62	0.25	1.72	0.27883	NS
DRB1	15:03	0.98	0.44	2.34	0.95594	NS
DRB1	binned	0.89	0.45	1.83	0.71838	NS
DQA1	01:01	1.32	0.42	5.5	0.62491	NS
DQA1	01:02	0.69	0.39	1.22	0.16971	NS
DQA1	01:05	0.67	0.19	3.02	0.50583	NS
DQA1	02:01	0.97	0.42	2.42	0.93064	NS
DQA1	03:03	1.19	0.31	6.7	0.78903	NS
DQA1	04:01	1.19	0.48	3.36	0.6933	NS
DQA1	05:01	1.18	0.52	2.92	0.68131	NS
DQA1	binned	2.02	0.67	8.17	0.19564	NS
DQB1	02:01	0.85	0.34	2.46	0.727	NS
DQB1	02:02	1.34	0.43	5.57	0.60059	NS
DQB1	03:01	0.99	0.48	2.18	0.96833	NS
DQB1	03:02	3.55	0.51	152.65	0.19738	NS
DQB1	03:19	1.89	0.42	17.49	0.39964	NS
DQB1	04:02	1.06	0.33	4.49	0.92259	NS
DQB1	05:01	0.79	0.36	1.83	0.52576	NS
DQB1	06:02	0.76	0.42	1.41	0.34594	NS
DQB1	binned	1.2	0.54	2.96	0.64367	NS
DPB1	01:01	1.34	0.74	2.5	0.30735	NS
DPB1	02:01	0.98	0.48	2.12	0.96045	NS
DPB1	04:01	0.84	0.35	2.25	0.67826	NS
DPB1	06:02	1.74	0.68	5.26	0.2278	NS
DPB1	11:01	0.53	0.14	2.49	0.30608	NS
DPB1	17:01	1.29	0.35	7.18	0.69656	NS
DPB1	18:01	0.8	0.31	2.34	0.63048	NS
DPB1	binned	0.48	0.2	1.22	0.073079	NS
