## Supplemental File 1 for "Minimal observed impact of HLA genotype on hospitalization and severity of SARS-CoV-2 infection": Locus_table.txt

Locus	Allele	Group.0	Group.1
A	02:01	6	38
A	03:01	4	27
A	23:01	11	34
A	30:01	6	18
A	30:02	6	16
A	33:03	4	13
A	68:02	5	15
A	binned	34	116
B	07:02	11	26
B	15:03	5	12
B	15:10	2	29
B	35:01	8	23
B	42:01	4	9
B	44:03	4	20
B	45:01	2	11
B	53:01	8	36
B	58:01	5	14
B	58:02	9	17
B	binned	14	67
C	02:02	4	10
C	03:04	2	19
C	04:01	18	63
C	06:02	10	26
C	07:01	9	30
C	07:02	5	14
C	16:01	5	28
C	binned	23	84
DRB1	03:01	4	25
DRB1	03:02	4	16
DRB1	07:01	8	31
DRB1	08:04	3	20
DRB1	11:01	9	24
DRB1	11:02	5	20
DRB1	12:01	5	10
DRB1	13:01	1	13
DRB1	13:02	8	19
DRB1	15:03	10	36
DRB1	binned	15	50
DQA1	01:01	4	19
DQA1	01:02	32	94
DQA1	01:05	4	10
DQA1	02:01	9	32
DQA1	03:03	3	13
DQA1	04:01	7	30
DQA1	05:01	9	38
DQA1	binned	4	28
DQB1	02:01	7	23
DQB1	02:02	4	20
DQB1	03:01	12	45
DQB1	03:02	1	13
DQB1	03:19	2	14
DQB1	04:02	4	16
DQB1	05:01	11	34
DQB1	06:02	23	72
DQB1	binned	9	40
DPB1	01:01	21	94
DPB1	02:01	13	47
DPB1	04:01	8	25
DPB1	06:02	6	36
DPB1	11:01	4	8
DPB1	17:01	3	14
DPB1	18:01	7	21
DPB1	binned	10	19
