## Supplemental File 1 for "Minimal observed impact of HLA genotype on hospitalization and severity of SARS-CoV-2 infection": AA_chisq.txt

Locus	Position	X.square	df	p.value	sig
A	Position.9	0.1603	3	0.98373	NS
A	Position.12	0.0031	1	0.95562	NS
A	Position.17	1.0245	1	0.31146	NS
A	Position.43	6.8066	1	0.0090824	*
A	Position.44	0.0031	1	0.9553	NS
A	Position.62	1.1607	4	0.88452	NS
A	Position.63	0.1501	2	0.9277	NS
A	Position.65	0.5004	1	0.47932	NS
A	Position.66	0.7982	1	0.37162	NS
A	Position.67	0.0031	1	0.9553	NS
A	Position.70	0.4412	1	0.50654	NS
A	Position.73	0.0236	1	0.87789	NS
A	Position.76	0.2333	2	0.88989	NS
A	Position.77	0.6365	2	0.72741	NS
A	Position.79	0.0854	1	0.77009	NS
A	Position.80	0.0854	1	0.77009	NS
A	Position.81	0.0854	1	0.77009	NS
A	Position.82	0.0854	1	0.77009	NS
A	Position.83	0.0854	1	0.77009	NS
A	Position.90	0.7351	1	0.39125	NS
A	Position.95	2.7528	2	0.25248	NS
A	Position.97	2.4294	2	0.29679	NS
A	Position.105	0.3763	1	0.53961	NS
A	Position.107	0.2944	1	0.58744	NS
A	Position.109	0.1121	1	0.73773	NS
A	Position.114	2.6113	3	0.45551	NS
A	Position.116	2.8376	3	0.41735	NS
A	Position.128	0.9052	1	0.34139	NS
A	Position.143	0.2196	1	0.63938	NS
A	Position.145	0.0177	1	0.89413	NS
A	Position.146	0.2196	1	0.63938	NS
A	Position.150	0.1612	1	0.68808	NS
A	Position.151	0.0031	1	0.9553	NS
A	Position.152	0.242	1	0.62277	NS
A	Position.153	3.5827	4	0.46542	NS
A	Position.171	2.0582	3	0.56041	NS
A	Position.173	0.0031	1	0.9553	NS
A	Position.176	0.0282	1	0.86668	NS
A	Position.178	4.1839	2	0.12345	NS
A	Position.181	0.1784	1	0.67279	NS
A	Position.182	0.1784	1	0.67279	NS
A	Position.186	0.0018	1	0.96643	NS
B	Position.9	0.6604	2	0.71877	NS
B	Position.11	0	1	1	NS
B	Position.12	0.077	1	0.78146	NS
B	Position.24	0.5956	2	0.74245	NS
B	Position.35	0.6539	1	0.41871	NS
B	Position.37	0.0129	1	0.90965	NS
B	Position.46	0.0167	1	0.89708	NS
B	Position.50	1.0805	4	0.89735	NS
B	Position.51	0.0442	1	0.83343	NS
B	Position.67	0.5447	1	0.46047	NS
B	Position.68	0.1942	1	0.65941	NS
B	Position.70	0.1768	1	0.67417	NS
B	Position.72	1.0743	4	0.89833	NS
B	Position.75	1.0472	3	0.78982	NS
B	Position.76	0.6083	1	0.43543	NS
B	Position.86	0.0378	1	0.84591	NS
B	Position.92	3.4103	2	0.18174	NS
B	Position.93	0.4597	1	0.49774	NS
B	Position.94	0.8711	1	0.35065	NS
B	Position.95	0.8711	1	0.35065	NS
B	Position.107	0.7089	1	0.39982	NS
B	Position.108	3.5731	2	0.16754	NS
B	Position.110	2.0229	5	0.84597	NS
B	Position.112	0.8297	2	0.66044	NS
B	Position.122	0.2652	1	0.60654	NS
B	Position.126	0.0051	1	0.94299	NS
B	Position.127	2.1997	2	0.33293	NS
B	Position.129	4.2897	4	0.36822	NS
B	Position.144	0.0703	1	0.79094	NS
B	Position.156	0.5527	1	0.45721	NS
B	Position.158	0.1617	1	0.6876	NS
B	Position.160	0.5527	1	0.45721	NS
B	Position.165	3.5858	1	0.058275	NS
B	Position.169	3.8176	3	0.28185	NS
B	Position.171	0.1091	1	0.74121	NS
B	Position.176	0.0357	2	0.98229	NS
B	Position.180	1.4683	1	0.22561	NS
B	Position.184	0.3021	1	0.58259	NS
B	Position.190	1.0595	1	0.30333	NS
B	Position.191	0.4895	1	0.48415	NS
B	Position.193	1.0595	1	0.30333	NS
C	Position.6	1.5023	1	0.22032	NS
C	Position.9	2.4408	3	0.48608	NS
C	Position.11	1.4302	1	0.23174	NS
C	Position.14	0.0826	1	0.77385	NS
C	Position.16	0	1	1	NS
C	Position.21	0.0024	1	0.96066	NS
C	Position.24	0.0599	1	0.80658	NS
C	Position.35	0.0131	1	0.90903	NS
C	Position.49	0.0826	1	0.77385	NS
C	Position.71	0.05	1	0.82308	NS
C	Position.78	0.2016	1	0.65344	NS
C	Position.82	0.8888	1	0.34582	NS
C	Position.85	0.8888	1	0.34582	NS
C	Position.95	0.2648	1	0.60682	NS
C	Position.96	1.0106	1	0.31475	NS
C	Position.99	0.0102	1	0.91943	NS
C	Position.100	0.1757	2	0.91591	NS
C	Position.102	0.0039	1	0.95036	NS
C	Position.104	2.3577	3	0.50156	NS
C	Position.108	0.1094	1	0.74086	NS
C	Position.118	0.9851	1	0.32094	NS
C	Position.119	1e-04	1	0.99398	NS
C	Position.121	1.6674	3	0.64421	NS
C	Position.143	0.0628	1	0.80208	NS
C	Position.148	0	1	1	NS
C	Position.159	0.0038	1	0.95092	NS
C	Position.164	0.4151	2	0.81258	NS
C	Position.168	1.139	4	0.88804	NS
C	Position.175	0.1848	2	0.91172	NS
C	Position.182	0	1	1	NS
C	Position.185	0.1094	1	0.74086	NS
C	Position.201	0.025	1	0.87446	NS
DRB1	Position.9	1.0062	2	0.60465	NS
DRB1	Position.10	2.0033	2	0.36727	NS
DRB1	Position.11	1.5711	5	0.90472	NS
DRB1	Position.12	0.8977	1	0.34341	NS
DRB1	Position.13	1.767	5	0.88036	NS
DRB1	Position.14	0.5413	1	0.46189	NS
DRB1	Position.25	0.5413	1	0.46189	NS
DRB1	Position.27	1.5189	2	0.46793	NS
DRB1	Position.29	0.2929	2	0.86375	NS
DRB1	Position.31	2.2707	5	0.81056	NS
DRB1	Position.32	0.923	2	0.63033	NS
DRB1	Position.33	0.3214	1	0.57078	NS
DRB1	Position.34	0.1931	1	0.66037	NS
DRB1	Position.38	1.5082	4	0.82519	NS
DRB1	Position.39	0.8942	2	0.63947	NS
DRB1	Position.41	0.5618	1	0.45355	NS
DRB1	Position.48	0.0043	1	0.9479	NS
DRB1	Position.58	0.8467	3	0.83827	NS
DRB1	Position.59	0.0581	1	0.80947	NS
DRB1	Position.61	0.8186	2	0.66413	NS
DRB1	Position.68	1.86	2	0.39456	NS
DRB1	Position.71	0.3445	2	0.84178	NS
DRB1	Position.72	2.2463	3	0.52289	NS
DRB1	Position.74	0	1	1	NS
DRB1	Position.75	2.7716	4	0.59675	NS
DRB1	Position.78	0.545	1	0.46039	NS
DRB1	Position.79	0.2786	1	0.59761	NS
DRB1	Position.86	0	1	1	NS
DRB1	Position.87	0.023	1	0.87943	NS
DQA1	Position.11	1.3737	1	0.24117	NS
DQA1	Position.18	1.3737	1	0.24117	NS
DQA1	Position.25	0.3302	1	0.56554	NS
DQA1	Position.26	0.0404	1	0.84074	NS
DQA1	Position.34	0.549	1	0.45873	NS
DQA1	Position.40	4.2595	1	0.03903	*
DQA1	Position.41	0.0793	1	0.77826	NS
DQA1	Position.45	1.3737	1	0.24117	NS
DQA1	Position.47	4.6358	3	0.20049	NS
DQA1	Position.48	1.3737	1	0.24117	NS
DQA1	Position.50	4.436	2	0.10883	NS
DQA1	Position.51	4.2595	1	0.03903	*
DQA1	Position.52	3.0511	2	0.2175	NS
DQA1	Position.53	4.436	2	0.10883	NS
DQA1	Position.54	0.6065	1	0.43612	NS
DQA1	Position.55	1.3737	1	0.24117	NS
DQA1	Position.56	2.0253	2	0.36325	NS
DQA1	Position.61	1.3737	1	0.24117	NS
DQA1	Position.64	1.3737	1	0.24117	NS
DQA1	Position.66	1.3737	1	0.24117	NS
DQA1	Position.69	1.4581	2	0.48238	NS
DQA1	Position.75	4.2669	1	0.038862	*
DQA1	Position.76	2.0253	2	0.36325	NS
DQA1	Position.80	1.3737	1	0.24117	NS
DQB1	Position.9	2.4694	2	0.29092	NS
DQB1	Position.13	0.8602	1	0.35369	NS
DQB1	Position.14	0.0479	1	0.82671	NS
DQB1	Position.26	0.9464	2	0.62302	NS
DQB1	Position.28	0.0408	1	0.83986	NS
DQB1	Position.30	0.1765	2	0.91552	NS
DQB1	Position.37	0.2977	2	0.86168	NS
DQB1	Position.38	0.074	1	0.78559	NS
DQB1	Position.45	1.11	1	0.29209	NS
DQB1	Position.46	0.0408	1	0.83986	NS
DQB1	Position.47	0.0408	1	0.83986	NS
DQB1	Position.52	0.0408	1	0.83986	NS
DQB1	Position.53	0.4602	1	0.49753	NS
DQB1	Position.55	1.1074	2	0.57481	NS
DQB1	Position.56	0.5025	1	0.47842	NS
DQB1	Position.57	1.4206	3	0.70072	NS
DQB1	Position.66	0.0169	1	0.8965	NS
DQB1	Position.67	0.0169	1	0.8965	NS
DQB1	Position.70	0.9328	2	0.62726	NS
DQB1	Position.71	0.4549	3	0.92868	NS
DQB1	Position.74	0.0713	2	0.965	NS
DQB1	Position.75	0.0013	1	0.9715	NS
DQB1	Position.77	0.1367	1	0.71154	NS
DQB1	Position.84	0.4602	1	0.49753	NS
DQB1	Position.85	0.4602	1	0.49753	NS
DQB1	Position.86	0.5095	2	0.7751	NS
DQB1	Position.87	1.0656	2	0.58696	NS
DQB1	Position.89	0.4602	1	0.49753	NS
DQB1	Position.90	0.4602	1	0.49753	NS
DPB1	Position.8	0.1586	1	0.69045	NS
DPB1	Position.9	5.5739	2	0.061607	NS
DPB1	Position.11	0	1	1	NS
DPB1	Position.40	2.0331	1	0.1539	NS
DPB1	Position.42	0.9106	2	0.63427	NS
DPB1	Position.43	1.0754	1	0.29973	NS
DPB1	Position.62	1.1637	2	0.55888	NS
DPB1	Position.63	1.0606	1	0.30308	NS
DPB1	Position.64	0.017	1	0.89639	NS
DPB1	Position.72	0	1	1	NS
DPB1	Position.76	3.1381	2	0.20824	NS
DPB1	Position.83	0.4807	2	0.78637	NS
DPB1	Position.91	1.6489	2	0.43847	NS
DPB1	Position.92	0.7755	1	0.37851	NS
DPB1	Position.93	0.7755	1	0.37851	NS
DPB1	Position.94	0.7755	1	0.37851	NS
