## Supplemental File 1 for "Minimal observed impact of HLA genotype on hospitalization and severity of SARS-CoV-2 infection": AA_freqs.txt

Locus	Position	Residue	Group.0	Group.1
A	Position.9	F	0.00211	0.01352
A	Position.9	S	0.00059	0.00387
A	Position.9	T	0.00032	0.00218
A	Position.9	Y	0.00066	0.00424
A	Position.12	M	6e-05	0.00036
A	Position.12	V	0.00362	0.02345
A	Position.17	R	0.00353	0.023
A	Position.17	S	0.00015	0.00081
A	Position.43	Q	0.00367	0.02346
A	Position.43	R	1e-05	0.00035
A	Position.44	K	0.00051	0.00326
A	Position.44	R	0.00317	0.02055
A	Position.62	E	0.00045	0.00308
A	Position.62	G	0.00102	0.00678
A	Position.62	L	0.00015	0.00104
A	Position.62	Q	0.00158	0.00977
A	Position.62	R	0.00047	0.00314
A	Position.63	E	0.00305	0.01962
A	Position.63	N	0.00047	0.00314
A	Position.63	Q	0.00015	0.00104
A	Position.65	G	0.00044	0.00306
A	Position.65	R	0.00324	0.02075
A	Position.66	K	0.00146	0.00985
A	Position.66	N	0.00222	0.01396
A	Position.67	M	0.00051	0.00326
A	Position.67	V	0.00317	0.02055
A	Position.70	H	0.00253	0.01664
A	Position.70	Q	0.00115	0.00716
A	Position.73	I	0.00017	0.00114
A	Position.73	T	0.00351	0.02267
A	Position.76	A	0.00078	0.00518
A	Position.76	E	7e-04	0.00454
A	Position.76	V	0.0022	0.01409
A	Position.77	D	0.0022	0.01409
A	Position.77	N	0.00129	0.00858
A	Position.77	S	0.00019	0.00114
A	Position.79	G	0.00305	0.01961
A	Position.79	R	0.00063	0.0042
A	Position.80	I	0.00063	0.0042
A	Position.80	T	0.00305	0.01961
A	Position.81	A	0.00063	0.0042
A	Position.81	L	0.00305	0.01961
A	Position.82	L	0.00063	0.0042
A	Position.82	R	0.00305	0.01961
A	Position.83	G	0.00305	0.01961
A	Position.83	R	0.00063	0.0042
A	Position.90	A	0.00272	0.01789
A	Position.90	D	0.00096	0.00592
A	Position.95	I	0.00222	0.01391
A	Position.95	L	0.00046	0.00342
A	Position.95	V	0.00101	0.00648
A	Position.97	I	0.00138	0.00834
A	Position.97	M	0.00103	0.00687
A	Position.97	R	0.00127	0.0086
A	Position.105	P	0.00112	0.00699
A	Position.105	S	0.00256	0.01681
A	Position.107	G	0.00266	0.01698
A	Position.107	W	0.00102	0.00683
A	Position.109	F	0.00355	0.02304
A	Position.109	L	0.00013	0.00077
A	Position.114	E	0.00015	0.00081
A	Position.114	H	0.00152	0.01026
A	Position.114	Q	0.00049	0.0033
A	Position.114	R	0.00152	0.00944
A	Position.116	D	0.002	0.01268
A	Position.116	H	0.00015	0.00081
A	Position.116	V	0	6e-05
A	Position.116	Y	0.00152	0.01026
A	Position.128	K	0.00166	0.01112
A	Position.128	N	0.00202	0.01269
A	Position.143	I	0.00247	0.01576
A	Position.143	T	0.00121	0.00805
A	Position.145	K	0.00276	0.01794
A	Position.145	Q	0.00092	0.00587
A	Position.146	H	0.00121	0.00805
A	Position.146	R	0.00247	0.01576
A	Position.150	A	0.00347	0.02236
A	Position.150	T	0.00021	0.00145
A	Position.151	A	0.00317	0.02055
A	Position.151	V	0.00051	0.00326
A	Position.152	H	0.00297	0.01941
A	Position.152	R	0.00071	0.0044
A	Position.153	A	0.00074	0.00446
A	Position.153	E	0.00067	0.00446
A	Position.153	R	7e-05	0.00032
A	Position.153	V	0.00212	0.01409
A	Position.153	W	8e-05	0.00047
A	Position.171	L	0.00219	0.01394
A	Position.171	Q	0.00057	0.00361
A	Position.171	R	0.00051	0.00326
A	Position.171	W	4e-04	0.003
A	Position.173	A	0.00317	0.02055
A	Position.173	V	0.00051	0.00326
A	Position.176	D	0.00046	0.00301
A	Position.176	E	0.00322	0.0208
A	Position.178	E	1e-05	2e-05
A	Position.178	R	0.00092	0.0058
A	Position.178	T	0.00275	0.01799
A	Position.181	D	0.00095	0.00629
A	Position.181	E	0.00273	0.01752
A	Position.182	G	0.00095	0.00629
A	Position.182	W	0.00273	0.01752
A	Position.186	H	5e-05	0.00029
A	Position.186	Y	0.00363	0.02352
B	Position.9	D	0.00036	0.00214
B	Position.9	H	0.00074	0.00492
B	Position.9	Y	0.00268	0.01733
B	Position.11	A	0.00264	0.01709
B	Position.11	S	0.00113	0.0073
B	Position.12	M	0.00254	0.01632
B	Position.12	V	0.00123	0.00808
B	Position.24	A	0.00117	0.00787
B	Position.24	S	0.00146	0.00918
B	Position.24	T	0.00114	0.00734
B	Position.35	D	0.00358	0.0233
B	Position.35	G	0.00019	0.00109
B	Position.37	L	0.00104	0.00681
B	Position.37	Q	0.00273	0.01758
B	Position.46	A	0.00276	0.01779
B	Position.46	T	0.00101	0.0066
B	Position.50	E	0.00142	0.00913
B	Position.50	G	1e-05	2e-05
B	Position.50	K	0.00092	0.00608
B	Position.50	M	0.00045	0.00283
B	Position.50	T	0.00098	0.00633
B	Position.51	A	0.00045	0.00283
B	Position.51	E	0.00332	0.02156
B	Position.67	G	0.00022	0.00126
B	Position.67	R	0.00355	0.02313
B	Position.68	E	0.0017	0.01083
B	Position.68	N	0.00207	0.01356
B	Position.70	Q	0.00354	0.023
B	Position.70	R	0.00023	0.00139
B	Position.72	C	0.00045	0.0031
B	Position.72	F	0.00097	0.00643
B	Position.72	M	0.00023	0.00139
B	Position.72	S	0.00154	0.00976
B	Position.72	Y	0.00058	0.00371
B	Position.75	K	0.00013	0.00074
B	Position.75	N	0.00282	0.01856
B	Position.75	Q	0.00058	0.0037
B	Position.75	S	0.00023	0.00139
B	Position.76	A	0.00095	0.00583
B	Position.76	T	0.00282	0.01856
B	Position.86	D	0.00126	0.00808
B	Position.86	Y	0.00251	0.01631
B	Position.92	I	0.00063	0.00429
B	Position.92	N	0.0023	0.01527
B	Position.92	T	0.00084	0.00482
B	Position.93	A	0.00129	0.00803
B	Position.93	L	0.00248	0.01636
B	Position.94	L	0.00147	0.00912
B	Position.94	R	0.0023	0.01527
B	Position.95	G	0.0023	0.01527
B	Position.95	R	0.00147	0.00912
B	Position.107	I	0.00117	0.00722
B	Position.107	T	0.0026	0.01717
B	Position.108	I	0.00123	0.00751
B	Position.108	L	0.00202	0.01291
B	Position.108	W	0.00053	0.00397
B	Position.110	N	0.00012	0.00074
B	Position.110	R	0.00201	0.0127
B	Position.110	S	0.00092	0.00605
B	Position.110	T	0.00041	0.00293
B	Position.110	V	0.00014	0.00083
B	Position.110	W	0.00017	0.00115
B	Position.112	F	1e-05	8e-05
B	Position.112	S	6e-05	0.00035
B	Position.112	Y	0.0037	0.02396
B	Position.122	F	6e-05	0.00033
B	Position.122	L	0.00371	0.02406
B	Position.126	H	0.00278	0.01804
B	Position.126	Y	0.00099	0.00635
B	Position.127	D	0.00204	0.01256
B	Position.127	H	0.00014	0.00091
B	Position.127	N	0.00159	0.01092
B	Position.129	D	0.00069	0.00406
B	Position.129	F	4e-04	0.00288
B	Position.129	L	0.00028	0.00203
B	Position.129	S	0.00097	0.00598
B	Position.129	Y	0.00144	0.00944
B	Position.144	R	0.00113	0.0072
B	Position.144	S	0.00264	0.01719
B	Position.156	S	2e-04	0.00117
B	Position.156	T	0.00357	0.02322
B	Position.158	L	9e-05	0.00052
B	Position.158	R	0.00368	0.02387
B	Position.160	L	2e-04	0.00117
B	Position.160	W	0.00357	0.02322
B	Position.165	E	0.0012	0.00853
B	Position.165	V	0.00257	0.01586
B	Position.169	D	0.00083	0.00474
B	Position.169	L	0.00225	0.0152
B	Position.169	R	0.00049	0.00307
B	Position.169	W	2e-04	0.00137
B	Position.171	A	0.0036	0.02324
B	Position.171	T	0.00017	0.00115
B	Position.176	E	0.00095	0.00607
B	Position.176	L	0.00182	0.01186
B	Position.176	T	0.001	0.00647
B	Position.180	S	0.00058	0.00341
B	Position.180	W	0.00319	0.02098
B	Position.184	H	0.00055	0.00374
B	Position.184	Y	0.00322	0.02065
B	Position.190	D	0.00108	0.00658
B	Position.190	E	0.00269	0.01781
B	Position.191	K	0.00067	0.00411
B	Position.191	T	0.0031	0.02028
B	Position.193	E	0.00108	0.00658
B	Position.193	Q	0.00269	0.01781
C	Position.6	K	0.00014	0.00121
C	Position.6	R	0.00469	0.03004
C	Position.9	D	0.00188	0.01174
C	Position.9	F	0.00014	0.00121
C	Position.9	S	0.00064	0.00436
C	Position.9	Y	0.00217	0.01394
C	Position.11	A	0.00405	0.02568
C	Position.11	S	0.00078	0.00557
C	Position.14	R	0.00424	0.02729
C	Position.14	W	0.00059	0.00396
C	Position.16	G	0.00462	0.02992
C	Position.16	S	0.00021	0.00133
C	Position.21	H	0.00096	0.00623
C	Position.21	R	0.00387	0.02502
C	Position.24	A	0.00281	0.0183
C	Position.24	S	0.00202	0.01295
C	Position.35	Q	6e-04	0.00382
C	Position.35	R	0.00423	0.02743
C	Position.49	A	0.00424	0.02729
C	Position.49	E	0.00059	0.00396
C	Position.71	K	0.00404	0.02602
C	Position.71	N	0.00079	0.00523
C	Position.78	A	0.00283	0.01802
C	Position.78	T	0.002	0.01323
C	Position.82	N	0.00189	0.01174
C	Position.82	S	0.00294	0.01951
C	Position.85	K	0.00189	0.01174
C	Position.85	N	0.00294	0.01951
C	Position.95	A	0.00236	0.01555
C	Position.95	D	0.00247	0.0157
C	Position.96	G	0.00457	0.02981
C	Position.96	R	0.00026	0.00144
C	Position.99	I	0.00075	0.0049
C	Position.99	T	0.00408	0.02635
C	Position.100	F	6e-05	0.00039
C	Position.100	I	0.00077	0.00516
C	Position.100	L	0.00399	0.0257
C	Position.102	R	0.00366	0.02364
C	Position.102	W	0.00117	0.00761
C	Position.104	C	0.00014	0.00121
C	Position.104	F	0.00065	0.00443
C	Position.104	S	0.00064	0.00422
C	Position.104	Y	0.00339	0.02139
C	Position.108	L	0.00419	0.02726
C	Position.108	V	0.00064	0.00399
C	Position.118	H	0.00011	0.00091
C	Position.118	Y	0.00472	0.03034
C	Position.119	D	0.00356	0.02304
C	Position.119	N	0.00127	0.00821
C	Position.121	F	0.00135	0.00875
C	Position.121	L	9e-05	0.00076
C	Position.121	S	0.00264	0.01665
C	Position.121	Y	0.00075	0.00509
C	Position.143	K	0.00058	0.00364
C	Position.143	T	0.00425	0.02761
C	Position.148	S	6e-05	0.00036
C	Position.148	T	0.00477	0.03089
C	Position.159	L	0.00144	0.0093
C	Position.159	W	0.00339	0.02195
C	Position.164	A	0.00165	0.01052
C	Position.164	E	0.00316	0.02056
C	Position.164	T	2e-05	0.00017
C	Position.168	D	6e-05	0.00039
C	Position.168	L	0.00216	0.01404
C	Position.168	Q	0.00026	0.00154
C	Position.168	R	0.00137	0.00923
C	Position.168	W	0.00099	0.00606
C	Position.175	E	0.00027	0.00168
C	Position.175	L	0.00064	0.00399
C	Position.175	T	0.00393	0.02558
C	Position.182	G	6e-05	0.00036
C	Position.182	R	0.00477	0.03089
C	Position.185	E	0.00419	0.02726
C	Position.185	K	0.00064	0.00399
C	Position.201	E	0.00417	0.02705
C	Position.201	K	0.00066	0.0042
DRB1	Position.9	E	0.00316	0.02088
DRB1	Position.9	K	9e-05	0.00062
DRB1	Position.9	W	0.00209	0.01298
DRB1	Position.10	E	3e-05	0.00031
DRB1	Position.10	Q	0.00308	0.01925
DRB1	Position.10	Y	0.00222	0.01492
DRB1	Position.11	D	9e-05	0.00062
DRB1	Position.11	G	0.00075	0.00455
DRB1	Position.11	L	0.00052	0.00334
DRB1	Position.11	P	0.00082	0.00509
DRB1	Position.11	S	0.00222	0.01492
DRB1	Position.11	V	0.00094	0.00596
DRB1	Position.12	K	0.00311	0.01956
DRB1	Position.12	T	0.00222	0.01492
DRB1	Position.13	F	0.00063	0.00427
DRB1	Position.13	G	3e-04	0.00209
DRB1	Position.13	H	0.00091	0.00565
DRB1	Position.13	R	0.00082	0.00509
DRB1	Position.13	S	0.00192	0.01283
DRB1	Position.13	Y	0.00075	0.00455
DRB1	Position.14	E	0.00458	0.02994
DRB1	Position.14	K	0.00075	0.00455
DRB1	Position.25	Q	0.00075	0.00455
DRB1	Position.25	R	0.00458	0.02994
DRB1	Position.27	F	0.00406	0.02573
DRB1	Position.27	L	0.00064	0.00425
DRB1	Position.27	Y	0.00062	0.0045
DRB1	Position.29	D	0.00377	0.02451
DRB1	Position.29	E	0.00147	0.00935
DRB1	Position.29	H	9e-05	0.00062
DRB1	Position.31	C	0.00052	0.00334
DRB1	Position.31	G	9e-05	0.00062
DRB1	Position.31	H	0.00016	0.00089
DRB1	Position.31	L	0.00075	0.00455
DRB1	Position.31	R	3e-05	0.00031
DRB1	Position.31	Y	0.00378	0.02477
DRB1	Position.32	F	0.0047	0.03021
DRB1	Position.32	I	6e-04	0.00397
DRB1	Position.32	V	3e-05	0.00031
DRB1	Position.33	H	0.00146	0.00977
DRB1	Position.33	Y	0.00387	0.02471
DRB1	Position.34	H	0.00091	0.00565
DRB1	Position.34	N	0.00442	0.02883
DRB1	Position.38	F	0.00088	0.00527
DRB1	Position.38	L	1e-04	6e-04
DRB1	Position.38	N	0.00129	0.00876
DRB1	Position.38	S	0.00134	0.00847
DRB1	Position.38	Y	0.00173	0.01138
DRB1	Position.39	A	3e-05	0.00031
DRB1	Position.39	L	1e-04	6e-04
DRB1	Position.39	V	0.0052	0.03357
DRB1	Position.41	F	0.0053	0.03417
DRB1	Position.41	Y	3e-05	0.00031
DRB1	Position.48	F	0.00251	0.01618
DRB1	Position.48	Y	0.00282	0.0183
DRB1	Position.58	A	0.00013	0.00072
DRB1	Position.58	D	0.00404	0.02653
DRB1	Position.58	S	0.00023	0.00146
DRB1	Position.58	V	0.00093	0.00577
DRB1	Position.59	A	0.0048	0.03093
DRB1	Position.59	E	0.00053	0.00356
DRB1	Position.61	H	0.00013	0.00072
DRB1	Position.61	S	0.00093	0.00577
DRB1	Position.61	Y	0.00427	0.028
DRB1	Position.68	F	0.00082	0.00579
DRB1	Position.68	I	0.00234	0.0145
DRB1	Position.68	L	0.00217	0.01419
DRB1	Position.71	D	0.00235	0.01547
DRB1	Position.71	Q	0.00273	0.01735
DRB1	Position.71	R	0.00025	0.00166
DRB1	Position.72	A	0.00075	0.00441
DRB1	Position.72	E	0.00069	0.00452
DRB1	Position.72	K	0.00114	0.00705
DRB1	Position.72	R	0.00274	0.0185
DRB1	Position.74	A	0.004	0.02588
DRB1	Position.74	G	0.00133	0.0086
DRB1	Position.75	A	0.00344	0.02181
DRB1	Position.75	E	0.00036	0.00258
DRB1	Position.75	L	2e-04	0.00148
DRB1	Position.75	Q	0.00075	0.00455
DRB1	Position.75	R	0.00058	0.00406
DRB1	Position.78	N	0.00058	0.00406
DRB1	Position.78	T	0.00475	0.03042
DRB1	Position.79	V	0.00084	0.00517
DRB1	Position.79	Y	0.00449	0.02931
DRB1	Position.86	A	0.00018	0.00114
DRB1	Position.86	V	0.00515	0.03334
DRB1	Position.87	G	0.00304	0.01958
DRB1	Position.87	V	0.00229	0.0149
DQA1	Position.11	C	0.00258	0.01587
DQA1	Position.11	Y	0.00386	0.0258
DQA1	Position.18	F	0.00258	0.01587
DQA1	Position.18	S	0.00386	0.0258
DQA1	Position.25	F	0.00135	0.00839
DQA1	Position.25	Y	0.00509	0.03327
DQA1	Position.26	S	0.0012	0.00766
DQA1	Position.26	T	0.00524	0.03401
DQA1	Position.34	E	0.00291	0.01828
DQA1	Position.34	Q	0.00353	0.02339
DQA1	Position.40	E	0.00469	0.02895
DQA1	Position.40	G	0.00175	0.01271
DQA1	Position.41	K	0.00044	0.00275
DQA1	Position.41	R	0.006	0.03892
DQA1	Position.45	A	0.00258	0.01587
DQA1	Position.45	V	0.00386	0.0258
DQA1	Position.47	C	0.00175	0.01271
DQA1	Position.47	K	9e-04	0.00543
DQA1	Position.47	Q	0.0012	0.00766
DQA1	Position.47	R	0.00258	0.01587
DQA1	Position.48	L	0.00386	0.0258
DQA1	Position.48	W	0.00258	0.01587
DQA1	Position.50	E	0.00258	0.01587
DQA1	Position.50	L	0.00211	0.01309
DQA1	Position.50	V	0.00175	0.01271
DQA1	Position.51	F	0.00469	0.02895
DQA1	Position.51	L	0.00175	0.01271
DQA1	Position.52	H	9e-04	0.00543
DQA1	Position.52	R	0.00296	0.02037
DQA1	Position.52	S	0.00258	0.01587
DQA1	Position.53	K	0.00258	0.01587
DQA1	Position.53	Q	0.00175	0.01271
DQA1	Position.53	R	0.00211	0.01309
DQA1	Position.54	F	0.00554	0.03624
DQA1	Position.54	L	9e-04	0.00543
DQA1	Position.55	G	0.00258	0.01587
DQA1	Position.55	R	0.00386	0.0258
DQA1	Position.56	G	0.00258	0.01587
DQA1	Position.56	InDel	0.00265	0.01814
DQA1	Position.56	R	0.0012	0.00766
DQA1	Position.61	F	0.00386	0.0258
DQA1	Position.61	G	0.00258	0.01587
DQA1	Position.64	R	0.00258	0.01587
DQA1	Position.64	T	0.00386	0.0258
DQA1	Position.66	I	0.00386	0.0258
DQA1	Position.66	M	0.00258	0.01587
DQA1	Position.69	A	0.00258	0.01587
DQA1	Position.69	L	0.00357	0.02386
DQA1	Position.69	T	0.00029	0.00194
DQA1	Position.75	I	0.00498	0.0309
DQA1	Position.75	S	0.00146	0.01077
DQA1	Position.76	L	0.00265	0.01814
DQA1	Position.76	M	0.00258	0.01587
DQA1	Position.76	V	0.0012	0.00766
DQA1	Position.80	S	0.00386	0.0258
DQA1	Position.80	Y	0.00258	0.01587
DQB1	Position.9	F	0.00098	0.00566
DQB1	Position.9	L	5e-05	0.00029
DQB1	Position.9	Y	0.0043	0.02853
DQB1	Position.13	A	0.00112	0.00775
DQB1	Position.13	G	0.00421	0.02673
DQB1	Position.14	L	0.00077	0.00511
DQB1	Position.14	M	0.00456	0.02937
DQB1	Position.26	G	0.00102	0.00654
DQB1	Position.26	L	0.00318	0.02019
DQB1	Position.26	Y	0.00112	0.00775
DQB1	Position.28	S	0.00111	0.00733
DQB1	Position.28	T	0.00422	0.02716
DQB1	Position.30	H	0.00125	0.00823
DQB1	Position.30	S	0.00111	0.00733
DQB1	Position.30	Y	0.00296	0.01892
DQB1	Position.37	D	5e-05	0.00029
DQB1	Position.37	I	0.00111	0.00733
DQB1	Position.37	Y	0.00416	0.02687
DQB1	Position.38	A	0.00339	0.02176
DQB1	Position.38	V	0.00194	0.01273
DQB1	Position.45	E	0.00107	0.00746
DQB1	Position.45	G	0.00426	0.02702
DQB1	Position.46	E	0.00111	0.00733
DQB1	Position.46	V	0.00422	0.02716
DQB1	Position.47	F	0.00111	0.00733
DQB1	Position.47	Y	0.00422	0.02716
DQB1	Position.52	L	0.00111	0.00733
DQB1	Position.52	P	0.00422	0.02716
DQB1	Position.53	L	0.00324	0.02138
DQB1	Position.53	Q	0.00209	0.01311
DQB1	Position.55	L	0.00111	0.00733
DQB1	Position.55	P	0.00188	0.01262
DQB1	Position.55	R	0.00234	0.01454
DQB1	Position.56	L	0.00025	0.00143
DQB1	Position.56	P	0.00508	0.03305
DQB1	Position.57	A	0.00167	0.01121
DQB1	Position.57	D	0.00279	0.01754
DQB1	Position.57	S	7e-05	0.00061
DQB1	Position.57	V	8e-04	0.00513
DQB1	Position.66	D	0.00142	0.00908
DQB1	Position.66	E	0.00391	0.0254
DQB1	Position.67	I	0.00142	0.00908
DQB1	Position.67	V	0.00391	0.0254
DQB1	Position.70	E	0.00025	0.00147
DQB1	Position.70	G	0.00181	0.01137
DQB1	Position.70	R	0.00327	0.02164
DQB1	Position.71	A	0.00077	0.00507
DQB1	Position.71	D	0.00025	0.00147
DQB1	Position.71	K	0.00111	0.00733
DQB1	Position.71	T	0.00319	0.02061
DQB1	Position.74	A	0.00111	0.00733
DQB1	Position.74	E	0.00319	0.02061
DQB1	Position.74	S	0.00102	0.00654
DQB1	Position.75	L	0.00319	0.02061
DQB1	Position.75	V	0.00214	0.01387
DQB1	Position.77	R	0.00189	0.01244
DQB1	Position.77	T	0.00344	0.02204
DQB1	Position.84	E	0.00209	0.01311
DQB1	Position.84	Q	0.00324	0.02138
DQB1	Position.85	L	0.00324	0.02138
DQB1	Position.85	V	0.00209	0.01311
DQB1	Position.86	A	0.00187	0.0117
DQB1	Position.86	E	0.00324	0.02138
DQB1	Position.86	G	0.00022	0.00141
DQB1	Position.87	F	0.00109	0.00659
DQB1	Position.87	L	0.00324	0.02138
DQB1	Position.87	Y	0.001	0.00652
DQB1	Position.89	G	0.00209	0.01311
DQB1	Position.89	T	0.00324	0.02138
DQB1	Position.90	I	0.00209	0.01311
DQB1	Position.90	T	0.00324	0.02138
DPB1	Position.8	L	0.00673	0.04394
DPB1	Position.8	V	0.00294	0.01856
DPB1	Position.9	F	0.00673	0.04394
DPB1	Position.9	H	0.00045	0.0039
DPB1	Position.9	Y	0.00249	0.01466
DPB1	Position.11	G	0.00764	0.04941
DPB1	Position.11	L	0.00202	0.01309
DPB1	Position.40	E	0.0095	0.06092
DPB1	Position.40	Q	0.00017	0.00158
DPB1	Position.42	F	0.00816	0.05348
DPB1	Position.42	L	0.00025	0.00153
DPB1	Position.42	Y	0.00125	0.00749
DPB1	Position.43	A	0.00515	0.03217
DPB1	Position.43	V	0.00451	0.03033
DPB1	Position.62	A	0.00515	0.03218
DPB1	Position.62	D	0.00422	0.02843
DPB1	Position.62	E	0.00029	0.00189
DPB1	Position.63	A	0.00545	0.03407
DPB1	Position.63	E	0.00422	0.02843
DPB1	Position.64	D	0.00151	0.00961
DPB1	Position.64	E	0.00816	0.05289
DPB1	Position.72	I	0.0082	0.05297
DPB1	Position.72	L	0.00147	0.00953
DPB1	Position.76	E	0.00201	0.01368
DPB1	Position.76	K	0.00749	0.04724
DPB1	Position.76	R	0.00017	0.00158
DPB1	Position.83	I	0.00024	0.00158
DPB1	Position.83	M	0.00711	0.04659
DPB1	Position.83	V	0.00231	0.01434
DPB1	Position.91	D	0.00323	0.01995
DPB1	Position.91	G	0.00635	0.04175
DPB1	Position.91	V	9e-05	0.00079
DPB1	Position.92	E	0.00323	0.01995
DPB1	Position.92	G	0.00644	0.04255
DPB1	Position.93	A	0.00323	0.01995
DPB1	Position.93	P	0.00644	0.04255
DPB1	Position.94	M	0.00644	0.04255
DPB1	Position.94	V	0.00323	0.01995
