## Supplemental File 1 for "Minimal observed impact of HLA genotype on hospitalization and severity of SARS-CoV-2 infection": AA_OR.txt

Locus	Position	Residue	OR	CI.lower	CI.upper	p.value	sig
A	Position.9	F	0.98	0.85	1.13	0.76943	NS
A	Position.9	S	1.01	0.84	1.22	0.89304	NS
A	Position.9	T	1.04	0.82	1.34	0.73031	NS
A	Position.9	Y	1	0.84	1.2	0.99268	NS
A	Position.12	M	0.95	0.55	1.74	0.84482	NS
A	Position.12	V	1.06	0.57	1.83	0.84482	NS
A	Position.17	R	1.21	0.84	1.72	0.26889	NS
A	Position.17	S	0.82	0.58	1.19	0.26889	NS
A	Position.43	Q	0.27	0.07	0.71	0.0057808	*
A	Position.43	R	3.74	1.4	14.09	0.0057808	*
A	Position.44	K	0.99	0.81	1.21	0.91553	NS
A	Position.44	R	1.01	0.82	1.23	0.91553	NS
A	Position.62	E	1.06	0.86	1.31	0.5868	NS
A	Position.62	G	1.03	0.89	1.21	0.66825	NS
A	Position.62	L	1.05	0.75	1.5	0.78938	NS
A	Position.62	Q	0.93	0.81	1.07	0.29421	NS
A	Position.62	R	1.03	0.84	1.27	0.79682	NS
A	Position.63	E	0.97	0.8	1.16	0.70956	NS
A	Position.63	N	1.03	0.84	1.27	0.79682	NS
A	Position.63	Q	1.05	0.75	1.5	0.78938	NS
A	Position.65	G	1.08	0.88	1.34	0.44786	NS
A	Position.65	R	0.92	0.74	1.14	0.44786	NS
A	Position.66	K	1.07	0.93	1.23	0.35321	NS
A	Position.66	N	0.94	0.81	1.08	0.35321	NS
A	Position.67	M	0.99	0.81	1.21	0.91553	NS
A	Position.67	V	1.01	0.82	1.23	0.91553	NS
A	Position.70	H	1.05	0.91	1.22	0.48289	NS
A	Position.70	Q	0.95	0.82	1.1	0.48289	NS
A	Position.73	I	1.04	0.75	1.47	0.81457	NS
A	Position.73	T	0.96	0.68	1.33	0.81457	NS
A	Position.76	A	1.04	0.88	1.23	0.63465	NS
A	Position.76	E	1	0.84	1.19	0.97009	NS
A	Position.76	V	0.97	0.85	1.12	0.71251	NS
A	Position.77	D	0.97	0.85	1.12	0.71251	NS
A	Position.77	N	1.05	0.91	1.21	0.52399	NS
A	Position.77	S	0.91	0.67	1.27	0.56144	NS
A	Position.79	G	0.97	0.81	1.16	0.73579	NS
A	Position.79	R	1.03	0.86	1.24	0.73579	NS
A	Position.80	I	1.03	0.86	1.24	0.73579	NS
A	Position.80	T	0.97	0.81	1.16	0.73579	NS
A	Position.81	A	1.03	0.86	1.24	0.73579	NS
A	Position.81	L	0.97	0.81	1.16	0.73579	NS
A	Position.82	L	1.03	0.86	1.24	0.73579	NS
A	Position.82	R	0.97	0.81	1.16	0.73579	NS
A	Position.83	G	0.97	0.81	1.16	0.73579	NS
A	Position.83	R	1.03	0.86	1.24	0.73579	NS
A	Position.90	A	1.07	0.92	1.25	0.3697	NS
A	Position.90	D	0.93	0.8	1.09	0.3697	NS
A	Position.95	I	0.93	0.81	1.07	0.2953	NS
A	Position.95	L	1.18	0.96	1.46	0.10258	NS
A	Position.95	V	0.99	0.85	1.16	0.90705	NS
A	Position.97	I	0.9	0.78	1.03	0.1205	NS
A	Position.97	M	1.05	0.9	1.22	0.54219	NS
A	Position.97	R	1.07	0.93	1.24	0.3302	NS
A	Position.105	P	0.95	0.82	1.11	0.51498	NS
A	Position.105	S	1.05	0.9	1.22	0.51498	NS
A	Position.107	G	0.96	0.82	1.11	0.5615	NS
A	Position.107	W	1.05	0.9	1.22	0.5615	NS
A	Position.109	F	1.08	0.73	1.58	0.66613	NS
A	Position.109	L	0.92	0.63	1.37	0.66613	NS
A	Position.114	E	0.82	0.58	1.19	0.26889	NS
A	Position.114	H	1.07	0.93	1.23	0.3208	NS
A	Position.114	Q	1.06	0.87	1.3	0.56859	NS
A	Position.114	R	0.93	0.81	1.07	0.32265	NS
A	Position.116	D	0.95	0.83	1.1	0.50417	NS
A	Position.116	H	0.82	0.58	1.19	0.26889	NS
A	Position.116	V	2.56	0.39	108.46	0.34579	NS
A	Position.116	Y	1.07	0.93	1.23	0.3208	NS
A	Position.128	K	1.07	0.93	1.23	0.32418	NS
A	Position.128	N	0.93	0.81	1.07	0.32418	NS
A	Position.143	I	0.96	0.83	1.11	0.61359	NS
A	Position.143	T	1.04	0.9	1.2	0.61359	NS
A	Position.145	K	1.01	0.86	1.19	0.86268	NS
A	Position.145	Q	0.99	0.84	1.16	0.86268	NS
A	Position.146	H	1.04	0.9	1.2	0.61359	NS
A	Position.146	R	0.96	0.83	1.11	0.61359	NS
A	Position.150	A	0.93	0.69	1.25	0.6357	NS
A	Position.150	T	1.07	0.8	1.46	0.6357	NS
A	Position.151	A	1.01	0.82	1.23	0.91553	NS
A	Position.151	V	0.99	0.81	1.21	0.91553	NS
A	Position.152	H	1.05	0.88	1.25	0.59187	NS
A	Position.152	R	0.95	0.8	1.14	0.59187	NS
A	Position.153	A	0.91	0.77	1.08	0.27839	NS
A	Position.153	E	1.04	0.87	1.25	0.63351	NS
A	Position.153	R	0.7	0.41	1.23	0.16493	NS
A	Position.153	V	1.07	0.93	1.23	0.34562	NS
A	Position.153	W	0.9	0.56	1.51	0.66866	NS
A	Position.171	L	0.96	0.83	1.1	0.53743	NS
A	Position.171	Q	0.97	0.8	1.17	0.71896	NS
A	Position.171	R	0.99	0.81	1.21	0.91553	NS
A	Position.171	W	1.17	0.94	1.46	0.1539	NS
A	Position.173	A	1.01	0.82	1.23	0.91553	NS
A	Position.173	V	0.99	0.81	1.21	0.91553	NS
A	Position.176	D	1.02	0.83	1.27	0.82612	NS
A	Position.176	E	0.98	0.79	1.2	0.82612	NS
A	Position.178	E	0.24	0.04	1.66	0.044791	*
A	Position.178	R	0.97	0.83	1.14	0.71957	NS
A	Position.178	T	1.04	0.89	1.22	0.60882	NS
A	Position.181	D	1.04	0.89	1.21	0.64452	NS
A	Position.181	E	0.96	0.82	1.13	0.64452	NS
A	Position.182	G	1.04	0.89	1.21	0.64452	NS
A	Position.182	W	0.96	0.82	1.13	0.64452	NS
A	Position.186	H	0.94	0.51	1.87	0.84328	NS
A	Position.186	Y	1.06	0.54	1.95	0.84328	NS
B	Position.9	D	0.92	0.73	1.17	0.47065	NS
B	Position.9	H	1.04	0.88	1.24	0.62945	NS
B	Position.9	Y	1	0.86	1.16	0.9785	NS
B	Position.11	A	1	0.86	1.16	0.98639	NS
B	Position.11	S	1	0.86	1.16	0.98639	NS
B	Position.12	M	0.98	0.84	1.13	0.75354	NS
B	Position.12	V	1.02	0.88	1.19	0.75354	NS
B	Position.24	A	1.06	0.91	1.23	0.46043	NS
B	Position.24	S	0.96	0.83	1.11	0.55808	NS
B	Position.24	T	0.99	0.85	1.15	0.89483	NS
B	Position.35	D	1.15	0.83	1.58	0.37288	NS
B	Position.35	G	0.87	0.63	1.21	0.37288	NS
B	Position.37	L	1.01	0.87	1.18	0.87932	NS
B	Position.37	Q	0.99	0.85	1.15	0.87932	NS
B	Position.46	A	0.99	0.84	1.15	0.86653	NS
B	Position.46	T	1.01	0.87	1.18	0.86653	NS
B	Position.50	E	0.99	0.86	1.14	0.92371	NS
B	Position.50	G	0.46	0.07	4.8	0.33682	NS
B	Position.50	K	1.03	0.88	1.21	0.72753	NS
B	Position.50	M	0.97	0.79	1.21	0.79186	NS
B	Position.50	T	1	0.86	1.17	0.97804	NS
B	Position.51	A	0.97	0.79	1.21	0.79186	NS
B	Position.51	E	1.03	0.83	1.27	0.79186	NS
B	Position.67	G	0.89	0.66	1.21	0.41505	NS
B	Position.67	R	1.13	0.83	1.52	0.41505	NS
B	Position.68	E	0.97	0.84	1.11	0.63456	NS
B	Position.68	N	1.03	0.9	1.19	0.63456	NS
B	Position.70	Q	1.07	0.8	1.43	0.62116	NS
B	Position.70	R	0.93	0.7	1.26	0.62116	NS
B	Position.72	C	1.08	0.88	1.34	0.47028	NS
B	Position.72	F	1.04	0.89	1.22	0.62301	NS
B	Position.72	M	0.93	0.7	1.26	0.62116	NS
B	Position.72	S	0.96	0.84	1.11	0.60099	NS
B	Position.72	Y	0.98	0.81	1.19	0.81473	NS
B	Position.75	K	0.86	0.59	1.29	0.43554	NS
B	Position.75	N	1.07	0.91	1.25	0.41213	NS
B	Position.75	Q	0.97	0.81	1.18	0.78023	NS
B	Position.75	S	0.93	0.7	1.26	0.62116	NS
B	Position.76	A	0.94	0.8	1.1	0.41213	NS
B	Position.76	T	1.07	0.91	1.25	0.41213	NS
B	Position.86	D	0.98	0.85	1.14	0.81743	NS
B	Position.86	Y	1.02	0.88	1.18	0.81743	NS
B	Position.92	I	1.07	0.89	1.28	0.4882	NS
B	Position.92	N	1.07	0.93	1.23	0.33263	NS
B	Position.92	T	0.86	0.73	1.02	0.067915	NS
B	Position.93	A	0.95	0.82	1.1	0.47487	NS
B	Position.93	L	1.05	0.91	1.22	0.47487	NS
B	Position.94	L	0.93	0.81	1.08	0.33263	NS
B	Position.94	R	1.07	0.93	1.23	0.33263	NS
B	Position.95	G	1.07	0.93	1.23	0.33263	NS
B	Position.95	R	0.93	0.81	1.08	0.33263	NS
B	Position.107	I	0.94	0.81	1.09	0.37912	NS
B	Position.107	T	1.07	0.92	1.24	0.37912	NS
B	Position.108	I	0.92	0.8	1.07	0.2867	NS
B	Position.108	L	0.98	0.85	1.12	0.73765	NS
B	Position.108	W	1.19	0.98	1.46	0.07115	NS
B	Position.110	N	0.91	0.62	1.38	0.63217	NS
B	Position.110	R	0.96	0.83	1.1	0.50911	NS
B	Position.110	S	1.02	0.87	1.19	0.8452	NS
B	Position.110	T	1.13	0.91	1.41	0.2755	NS
B	Position.110	V	0.9	0.62	1.31	0.54503	NS
B	Position.110	W	1.07	0.77	1.52	0.68042	NS
B	Position.112	F	1.65	0.39	14.66	0.49902	NS
B	Position.112	S	0.85	0.49	1.53	0.5385	NS
B	Position.112	Y	1.07	0.62	1.78	0.78131	NS
B	Position.122	F	0.83	0.48	1.54	0.50755	NS
B	Position.122	L	1.2	0.65	2.1	0.50755	NS
B	Position.126	H	1.01	0.86	1.18	0.91187	NS
B	Position.126	Y	0.99	0.85	1.16	0.91187	NS
B	Position.127	D	0.9	0.79	1.04	0.14556	NS
B	Position.127	H	1	0.7	1.48	0.98631	NS
B	Position.127	N	1.11	0.96	1.27	0.14511	NS
B	Position.129	D	0.89	0.74	1.06	0.17588	NS
B	Position.129	F	1.14	0.91	1.43	0.24075	NS
B	Position.129	L	1.15	0.89	1.51	0.27143	NS
B	Position.129	S	0.94	0.81	1.11	0.47224	NS
B	Position.129	Y	1.02	0.89	1.18	0.77266	NS
B	Position.144	R	0.98	0.84	1.14	0.76207	NS
B	Position.144	S	1.02	0.88	1.19	0.76207	NS
B	Position.156	S	0.88	0.65	1.21	0.41038	NS
B	Position.156	T	1.13	0.82	1.54	0.41038	NS
B	Position.158	L	0.89	0.57	1.45	0.60314	NS
B	Position.158	R	1.13	0.69	1.77	0.60314	NS
B	Position.160	L	0.88	0.65	1.21	0.41038	NS
B	Position.160	W	1.13	0.82	1.54	0.41038	NS
B	Position.165	E	1.15	1	1.34	0.053631	NS
B	Position.165	V	0.87	0.75	1	0.053631	NS
B	Position.169	D	0.86	0.73	1.02	0.074177	NS
B	Position.169	L	1.12	0.97	1.29	0.10318	NS
B	Position.169	R	0.96	0.78	1.18	0.65956	NS
B	Position.169	W	1.05	0.77	1.43	0.77037	NS
B	Position.171	A	0.93	0.66	1.3	0.68042	NS
B	Position.171	T	1.07	0.77	1.52	0.68042	NS
B	Position.176	E	0.99	0.84	1.16	0.88305	NS
B	Position.176	L	1.01	0.88	1.16	0.8566	NS
B	Position.176	T	1	0.85	1.16	0.9518	NS
B	Position.180	S	0.89	0.73	1.08	0.20731	NS
B	Position.180	W	1.13	0.93	1.36	0.20731	NS
B	Position.184	H	1.06	0.87	1.29	0.55019	NS
B	Position.184	Y	0.94	0.77	1.14	0.55019	NS
B	Position.190	D	0.92	0.79	1.07	0.28555	NS
B	Position.190	E	1.08	0.93	1.26	0.28555	NS
B	Position.191	K	0.93	0.78	1.12	0.45601	NS
B	Position.191	T	1.07	0.89	1.28	0.45601	NS
B	Position.193	E	0.92	0.79	1.07	0.28555	NS
B	Position.193	Q	1.08	0.93	1.26	0.28555	NS
C	Position.6	K	1.3	0.88	1.98	0.18801	NS
C	Position.6	R	0.77	0.5	1.14	0.18801	NS
C	Position.9	D	0.95	0.82	1.09	0.42457	NS
C	Position.9	F	1.3	0.88	1.98	0.18801	NS
C	Position.9	S	1.07	0.87	1.31	0.51845	NS
C	Position.9	Y	0.99	0.86	1.13	0.86391	NS
C	Position.11	A	0.89	0.74	1.07	0.21458	NS
C	Position.11	S	1.12	0.93	1.35	0.21458	NS
C	Position.14	R	0.97	0.78	1.19	0.73453	NS
C	Position.14	W	1.04	0.84	1.28	0.73453	NS
C	Position.16	G	1.01	0.71	1.42	0.93259	NS
C	Position.16	S	0.99	0.7	1.41	0.93259	NS
C	Position.21	H	1.01	0.85	1.2	0.92639	NS
C	Position.21	R	0.99	0.83	1.18	0.92639	NS
C	Position.24	A	1.02	0.89	1.17	0.77968	NS
C	Position.24	S	0.98	0.85	1.13	0.77968	NS
C	Position.35	Q	0.98	0.8	1.22	0.86759	NS
C	Position.35	R	1.02	0.82	1.25	0.86759	NS
C	Position.49	A	0.97	0.78	1.19	0.73453	NS
C	Position.49	E	1.04	0.84	1.28	0.73453	NS
C	Position.71	K	0.98	0.81	1.17	0.78739	NS
C	Position.71	N	1.03	0.85	1.24	0.78739	NS
C	Position.78	A	0.97	0.84	1.11	0.62852	NS
C	Position.78	T	1.03	0.9	1.19	0.62852	NS
C	Position.82	N	0.93	0.81	1.07	0.32798	NS
C	Position.82	S	1.07	0.93	1.23	0.32798	NS
C	Position.85	K	0.93	0.81	1.07	0.32798	NS
C	Position.85	N	1.07	0.93	1.23	0.32798	NS
C	Position.95	A	1.04	0.91	1.19	0.58299	NS
C	Position.95	D	0.96	0.84	1.1	0.58299	NS
C	Position.96	G	1.18	0.86	1.61	0.27734	NS
C	Position.96	R	0.85	0.62	1.17	0.27734	NS
C	Position.99	I	1.01	0.84	1.23	0.88197	NS
C	Position.99	T	0.99	0.81	1.19	0.88197	NS
C	Position.100	F	0.96	0.52	1.89	0.8818	NS
C	Position.100	I	1.04	0.86	1.26	0.69004	NS
C	Position.100	L	0.97	0.81	1.16	0.73084	NS
C	Position.102	R	0.99	0.84	1.16	0.91849	NS
C	Position.102	W	1.01	0.86	1.19	0.91849	NS
C	Position.104	C	1.3	0.88	1.98	0.18801	NS
C	Position.104	F	1.06	0.87	1.3	0.56606	NS
C	Position.104	S	1.02	0.83	1.25	0.85805	NS
C	Position.104	Y	0.92	0.79	1.07	0.27136	NS
C	Position.108	L	1.04	0.84	1.27	0.70236	NS
C	Position.108	V	0.96	0.79	1.18	0.70236	NS
C	Position.118	H	1.28	0.82	2.09	0.27297	NS
C	Position.118	Y	0.78	0.48	1.22	0.27297	NS
C	Position.119	D	1	0.85	1.16	0.96281	NS
C	Position.119	N	1	0.86	1.17	0.96281	NS
C	Position.121	F	1.01	0.86	1.17	0.94459	NS
C	Position.121	L	1.29	0.79	2.22	0.30763	NS
C	Position.121	S	0.94	0.82	1.08	0.40528	NS
C	Position.121	Y	1.06	0.88	1.29	0.53326	NS
C	Position.143	K	0.97	0.78	1.2	0.76104	NS
C	Position.143	T	1.03	0.83	1.27	0.76104	NS
C	Position.148	S	0.96	0.51	1.96	0.89569	NS
C	Position.148	T	1.04	0.51	1.96	0.89569	NS
C	Position.159	L	0.99	0.85	1.15	0.92101	NS
C	Position.159	W	1.01	0.87	1.17	0.92101	NS
C	Position.164	A	0.98	0.85	1.13	0.78494	NS
C	Position.164	E	1.01	0.88	1.17	0.85644	NS
C	Position.164	T	1.37	0.48	5.38	0.55051	NS
C	Position.168	D	0.96	0.52	1.89	0.8818	NS
C	Position.168	L	1.01	0.88	1.16	0.89871	NS
C	Position.168	Q	0.93	0.68	1.28	0.627	NS
C	Position.168	R	1.06	0.91	1.24	0.43415	NS
C	Position.168	W	0.94	0.79	1.11	0.45375	NS
C	Position.175	E	0.98	0.72	1.34	0.87195	NS
C	Position.175	L	0.96	0.79	1.18	0.70236	NS
C	Position.175	T	1.04	0.87	1.24	0.67058	NS
C	Position.182	G	0.96	0.51	1.96	0.89569	NS
C	Position.182	R	1.04	0.51	1.96	0.89569	NS
C	Position.185	E	1.04	0.84	1.27	0.70236	NS
C	Position.185	K	0.96	0.79	1.18	0.70236	NS
C	Position.201	E	1.02	0.83	1.25	0.83497	NS
C	Position.201	K	0.98	0.8	1.2	0.83497	NS
DRB1	Position.9	E	1.06	0.92	1.22	0.42285	NS
DRB1	Position.9	K	1.13	0.66	2.07	0.64419	NS
DRB1	Position.9	W	0.94	0.81	1.08	0.35028	NS
DRB1	Position.10	E	1.5	0.64	4.29	0.34885	NS
DRB1	Position.10	Q	0.92	0.8	1.06	0.2488	NS
DRB1	Position.10	Y	1.07	0.93	1.23	0.32601	NS
DRB1	Position.11	D	1.13	0.66	2.07	0.64419	NS
DRB1	Position.11	G	0.92	0.76	1.13	0.43167	NS
DRB1	Position.11	L	1	0.79	1.27	0.99154	NS
DRB1	Position.11	P	0.95	0.79	1.16	0.60749	NS
DRB1	Position.11	S	1.07	0.93	1.23	0.32601	NS
DRB1	Position.11	V	0.98	0.82	1.17	0.80346	NS
DRB1	Position.12	K	0.93	0.81	1.07	0.32601	NS
DRB1	Position.12	T	1.07	0.93	1.23	0.32601	NS
DRB1	Position.13	F	1.05	0.85	1.3	0.66151	NS
DRB1	Position.13	G	1.09	0.81	1.49	0.56534	NS
DRB1	Position.13	H	0.96	0.8	1.15	0.62714	NS
DRB1	Position.13	R	0.95	0.79	1.16	0.60749	NS
DRB1	Position.13	S	1.05	0.91	1.22	0.46883	NS
DRB1	Position.13	Y	0.92	0.76	1.13	0.43167	NS
DRB1	Position.14	E	1.08	0.88	1.32	0.43167	NS
DRB1	Position.14	K	0.92	0.76	1.13	0.43167	NS
DRB1	Position.25	Q	0.92	0.76	1.13	0.43167	NS
DRB1	Position.25	R	1.08	0.88	1.32	0.43167	NS
DRB1	Position.27	F	0.92	0.78	1.08	0.29115	NS
DRB1	Position.27	L	1.02	0.83	1.27	0.84429	NS
DRB1	Position.27	Y	1.13	0.92	1.41	0.23966	NS
DRB1	Position.29	D	1.01	0.87	1.18	0.85826	NS
DRB1	Position.29	E	0.98	0.84	1.14	0.74955	NS
DRB1	Position.29	H	1.13	0.66	2.07	0.64419	NS
DRB1	Position.31	C	1	0.79	1.27	0.99154	NS
DRB1	Position.31	G	1.13	0.66	2.07	0.64419	NS
DRB1	Position.31	H	0.86	0.57	1.32	0.44398	NS
DRB1	Position.31	L	0.92	0.76	1.13	0.43167	NS
DRB1	Position.31	R	1.5	0.64	4.29	0.34885	NS
DRB1	Position.31	Y	1.04	0.89	1.21	0.58475	NS
DRB1	Position.32	F	0.95	0.77	1.18	0.66151	NS
DRB1	Position.32	I	1.02	0.82	1.27	0.85584	NS
DRB1	Position.32	V	1.5	0.64	4.29	0.34885	NS
DRB1	Position.33	H	1.05	0.9	1.22	0.5451	NS
DRB1	Position.33	Y	0.95	0.82	1.11	0.5451	NS
DRB1	Position.34	H	0.96	0.8	1.15	0.62714	NS
DRB1	Position.34	N	1.05	0.87	1.25	0.62714	NS
DRB1	Position.38	F	0.91	0.76	1.1	0.32797	NS
DRB1	Position.38	L	0.96	0.58	1.7	0.88834	NS
DRB1	Position.38	N	1.07	0.91	1.25	0.41737	NS
DRB1	Position.38	S	0.97	0.83	1.14	0.72086	NS
DRB1	Position.38	Y	1.03	0.89	1.19	0.71126	NS
DRB1	Position.39	A	1.5	0.64	4.29	0.34885	NS
DRB1	Position.39	L	0.96	0.58	1.7	0.88834	NS
DRB1	Position.39	V	0.91	0.56	1.42	0.67072	NS
DRB1	Position.41	F	0.67	0.23	1.57	0.34885	NS
DRB1	Position.41	Y	1.5	0.64	4.29	0.34885	NS
DRB1	Position.48	F	0.99	0.87	1.14	0.9205	NS
DRB1	Position.48	Y	1.01	0.88	1.16	0.9205	NS
DRB1	Position.58	A	0.87	0.55	1.41	0.52493	NS
DRB1	Position.58	D	1.07	0.91	1.25	0.42969	NS
DRB1	Position.58	S	0.99	0.7	1.41	0.93259	NS
DRB1	Position.58	V	0.95	0.79	1.14	0.54848	NS
DRB1	Position.59	A	0.97	0.76	1.21	0.76588	NS
DRB1	Position.59	E	1.03	0.82	1.31	0.76588	NS
DRB1	Position.61	H	0.87	0.55	1.41	0.52493	NS
DRB1	Position.61	S	0.95	0.79	1.14	0.54848	NS
DRB1	Position.61	Y	1.07	0.9	1.27	0.4197	NS
DRB1	Position.68	F	1.12	0.93	1.36	0.24054	NS
DRB1	Position.68	I	0.93	0.81	1.06	0.27565	NS
DRB1	Position.68	L	1.01	0.88	1.17	0.83533	NS
DRB1	Position.71	D	1.03	0.9	1.18	0.65552	NS
DRB1	Position.71	Q	0.96	0.84	1.1	0.57231	NS
DRB1	Position.71	R	1.05	0.76	1.48	0.77667	NS
DRB1	Position.72	A	0.89	0.73	1.09	0.25306	NS
DRB1	Position.72	E	1.01	0.82	1.24	0.92592	NS
DRB1	Position.72	K	0.94	0.8	1.12	0.49783	NS
DRB1	Position.72	R	1.09	0.95	1.25	0.20885	NS
DRB1	Position.74	A	1	0.85	1.17	0.9755	NS
DRB1	Position.74	G	1	0.85	1.17	0.9755	NS
DRB1	Position.75	A	0.94	0.82	1.09	0.4164	NS
DRB1	Position.75	E	1.13	0.86	1.5	0.37613	NS
DRB1	Position.75	L	1.17	0.82	1.71	0.38771	NS
DRB1	Position.75	Q	0.92	0.76	1.13	0.43167	NS
DRB1	Position.75	R	1.09	0.88	1.37	0.42846	NS
DRB1	Position.78	N	1.09	0.88	1.37	0.42846	NS
DRB1	Position.78	T	0.92	0.73	1.14	0.42846	NS
DRB1	Position.79	V	0.95	0.78	1.15	0.5647	NS
DRB1	Position.79	Y	1.06	0.87	1.27	0.5647	NS
DRB1	Position.86	A	1	0.68	1.51	0.98838	NS
DRB1	Position.86	V	1	0.66	1.46	0.98838	NS
DRB1	Position.87	G	0.99	0.86	1.13	0.85212	NS
DRB1	Position.87	V	1.01	0.88	1.16	0.85212	NS
DQA1	Position.11	C	0.92	0.8	1.06	0.22727	NS
DQA1	Position.11	Y	1.09	0.95	1.25	0.22727	NS
DQA1	Position.18	F	0.92	0.8	1.06	0.22727	NS
DQA1	Position.18	S	1.09	0.95	1.25	0.22727	NS
DQA1	Position.25	F	0.95	0.8	1.13	0.53697	NS
DQA1	Position.25	Y	1.05	0.89	1.25	0.53697	NS
DQA1	Position.26	S	0.98	0.82	1.17	0.80622	NS
DQA1	Position.26	T	1.02	0.85	1.22	0.80622	NS
DQA1	Position.34	E	0.95	0.83	1.09	0.438	NS
DQA1	Position.34	Q	1.06	0.92	1.21	0.438	NS
DQA1	Position.40	E	0.85	0.73	0.99	0.035607	*
DQA1	Position.40	G	1.18	1.01	1.37	0.035607	*
DQA1	Position.41	K	0.95	0.73	1.26	0.72587	NS
DQA1	Position.41	R	1.05	0.79	1.37	0.72587	NS
DQA1	Position.45	A	0.92	0.8	1.06	0.22727	NS
DQA1	Position.45	V	1.09	0.95	1.25	0.22727	NS
DQA1	Position.47	C	1.18	1.01	1.37	0.035607	*
DQA1	Position.47	K	0.92	0.76	1.13	0.40677	NS
DQA1	Position.47	Q	0.98	0.82	1.17	0.80622	NS
DQA1	Position.47	R	0.92	0.8	1.06	0.22727	NS
DQA1	Position.48	L	1.09	0.95	1.25	0.22727	NS
DQA1	Position.48	W	0.92	0.8	1.06	0.22727	NS
DQA1	Position.50	E	0.92	0.8	1.06	0.22727	NS
DQA1	Position.50	L	0.94	0.81	1.09	0.41898	NS
DQA1	Position.50	V	1.18	1.01	1.37	0.035607	*
DQA1	Position.51	F	0.85	0.73	0.99	0.035607	*
DQA1	Position.51	L	1.18	1.01	1.37	0.035607	*
DQA1	Position.52	H	0.92	0.76	1.13	0.40677	NS
DQA1	Position.52	R	1.13	0.98	1.29	0.082453	NS
DQA1	Position.52	S	0.92	0.8	1.06	0.22727	NS
DQA1	Position.53	K	0.92	0.8	1.06	0.22727	NS
DQA1	Position.53	Q	1.18	1.01	1.37	0.035607	*
DQA1	Position.53	R	0.94	0.81	1.09	0.41898	NS
DQA1	Position.54	F	1.09	0.89	1.32	0.40677	NS
DQA1	Position.54	L	0.92	0.76	1.13	0.40677	NS
DQA1	Position.55	G	0.92	0.8	1.06	0.22727	NS
DQA1	Position.55	R	1.09	0.95	1.25	0.22727	NS
DQA1	Position.56	G	0.92	0.8	1.06	0.22727	NS
DQA1	Position.56	InDel	1.1	0.96	1.27	0.16836	NS
DQA1	Position.56	R	0.98	0.82	1.17	0.80622	NS
DQA1	Position.61	F	1.09	0.95	1.25	0.22727	NS
DQA1	Position.61	G	0.92	0.8	1.06	0.22727	NS
DQA1	Position.64	R	0.92	0.8	1.06	0.22727	NS
DQA1	Position.64	T	1.09	0.95	1.25	0.22727	NS
DQA1	Position.66	I	1.09	0.95	1.25	0.22727	NS
DQA1	Position.66	M	0.92	0.8	1.06	0.22727	NS
DQA1	Position.69	A	0.92	0.8	1.06	0.22727	NS
DQA1	Position.69	L	1.08	0.94	1.24	0.27527	NS
DQA1	Position.69	T	1.04	0.75	1.47	0.82298	NS
DQA1	Position.75	I	0.84	0.71	0.99	0.035277	*
DQA1	Position.75	S	1.19	1.01	1.4	0.035277	*
DQA1	Position.76	L	1.1	0.96	1.27	0.16836	NS
DQA1	Position.76	M	0.92	0.8	1.06	0.22727	NS
DQA1	Position.76	V	0.98	0.82	1.17	0.80622	NS
DQA1	Position.80	S	1.09	0.95	1.25	0.22727	NS
DQA1	Position.80	Y	0.92	0.8	1.06	0.22727	NS
DQB1	Position.9	F	0.88	0.73	1.05	0.14215	NS
DQB1	Position.9	L	0.84	0.42	1.87	0.6176	NS
DQB1	Position.9	Y	1.15	0.96	1.36	0.11871	NS
DQB1	Position.13	A	1.08	0.92	1.29	0.33265	NS
DQB1	Position.13	G	0.92	0.78	1.09	0.33265	NS
DQB1	Position.14	L	1.03	0.85	1.25	0.78917	NS
DQB1	Position.14	M	0.97	0.8	1.18	0.78917	NS
DQB1	Position.26	G	0.99	0.83	1.18	0.8683	NS
DQB1	Position.26	L	0.95	0.83	1.1	0.49236	NS
DQB1	Position.26	Y	1.08	0.92	1.29	0.33265	NS
DQB1	Position.28	S	1.02	0.86	1.21	0.80711	NS
DQB1	Position.28	T	0.98	0.83	1.16	0.80711	NS
DQB1	Position.30	H	1.02	0.87	1.2	0.79761	NS
DQB1	Position.30	S	1.02	0.86	1.21	0.80711	NS
DQB1	Position.30	Y	0.97	0.85	1.11	0.6744	NS
DQB1	Position.37	D	0.84	0.42	1.87	0.6176	NS
DQB1	Position.37	I	1.02	0.86	1.21	0.80711	NS
DQB1	Position.37	Y	0.99	0.84	1.17	0.89728	NS
DQB1	Position.38	A	0.98	0.85	1.13	0.75832	NS
DQB1	Position.38	V	1.02	0.89	1.18	0.75832	NS
DQB1	Position.45	E	1.1	0.93	1.31	0.27331	NS
DQB1	Position.45	G	0.91	0.77	1.08	0.27331	NS
DQB1	Position.46	E	1.02	0.86	1.21	0.80711	NS
DQB1	Position.46	V	0.98	0.83	1.16	0.80711	NS
DQB1	Position.47	F	1.02	0.86	1.21	0.80711	NS
DQB1	Position.47	Y	0.98	0.83	1.16	0.80711	NS
DQB1	Position.52	L	1.02	0.86	1.21	0.80711	NS
DQB1	Position.52	P	0.98	0.83	1.16	0.80711	NS
DQB1	Position.53	L	1.05	0.91	1.21	0.47537	NS
DQB1	Position.53	Q	0.95	0.83	1.09	0.47537	NS
DQB1	Position.55	L	1.02	0.86	1.21	0.80711	NS
DQB1	Position.55	P	1.06	0.92	1.23	0.39761	NS
DQB1	Position.55	R	0.93	0.81	1.07	0.30522	NS
DQB1	Position.56	L	0.88	0.63	1.24	0.42706	NS
DQB1	Position.56	P	1.14	0.81	1.58	0.42706	NS
DQB1	Position.57	A	1.06	0.91	1.23	0.45393	NS
DQB1	Position.57	D	0.94	0.82	1.08	0.40201	NS
DQB1	Position.57	S	1.27	0.72	2.42	0.40321	NS
DQB1	Position.57	V	0.99	0.82	1.2	0.91082	NS
DQB1	Position.66	D	0.99	0.85	1.15	0.86572	NS
DQB1	Position.66	E	1.01	0.87	1.18	0.86572	NS
DQB1	Position.67	I	0.99	0.85	1.15	0.86572	NS
DQB1	Position.67	V	1.01	0.87	1.18	0.86572	NS
DQB1	Position.70	E	0.9	0.65	1.27	0.52914	NS
DQB1	Position.70	G	0.96	0.83	1.11	0.5286	NS
DQB1	Position.70	R	1.06	0.92	1.22	0.3803	NS
DQB1	Position.71	A	1.02	0.84	1.24	0.85875	NS
DQB1	Position.71	D	0.9	0.65	1.27	0.52914	NS
DQB1	Position.71	K	1.02	0.86	1.21	0.80711	NS
DQB1	Position.71	T	1	0.86	1.14	0.94356	NS
DQB1	Position.74	A	1.02	0.86	1.21	0.80711	NS
DQB1	Position.74	E	1	0.86	1.14	0.94356	NS
DQB1	Position.74	S	0.99	0.83	1.18	0.8683	NS
DQB1	Position.75	L	1	0.86	1.14	0.94356	NS
DQB1	Position.75	V	1	0.87	1.16	0.94356	NS
DQB1	Position.77	R	1.03	0.89	1.19	0.68502	NS
DQB1	Position.77	T	0.97	0.84	1.12	0.68502	NS
DQB1	Position.84	E	0.95	0.83	1.09	0.47537	NS
DQB1	Position.84	Q	1.05	0.91	1.21	0.47537	NS
DQB1	Position.85	L	1.05	0.91	1.21	0.47537	NS
DQB1	Position.85	V	0.95	0.83	1.09	0.47537	NS
DQB1	Position.86	A	0.95	0.83	1.1	0.51182	NS
DQB1	Position.86	E	1.05	0.91	1.21	0.47537	NS
DQB1	Position.86	G	0.97	0.69	1.39	0.85655	NS
DQB1	Position.87	F	0.92	0.77	1.09	0.30397	NS
DQB1	Position.87	L	1.05	0.91	1.21	0.47537	NS
DQB1	Position.87	Y	1.01	0.85	1.21	0.88003	NS
DQB1	Position.89	G	0.95	0.83	1.09	0.47537	NS
DQB1	Position.89	T	1.05	0.91	1.21	0.47537	NS
DQB1	Position.90	I	0.95	0.83	1.09	0.47537	NS
DQB1	Position.90	T	1.05	0.91	1.21	0.47537	NS
DPB1	Position.8	L	1.03	0.89	1.2	0.66287	NS
DPB1	Position.8	V	0.97	0.83	1.13	0.66287	NS
DPB1	Position.9	F	1.03	0.89	1.2	0.66287	NS
DPB1	Position.9	H	1.37	1	1.92	0.04882	*
DPB1	Position.9	Y	0.88	0.75	1.04	0.11736	NS
DPB1	Position.11	G	1	0.84	1.18	0.98615	NS
DPB1	Position.11	L	1	0.85	1.19	0.98615	NS
DPB1	Position.40	E	0.67	0.38	1.12	0.12389	NS
DPB1	Position.40	Q	1.49	0.89	2.64	0.12389	NS
DPB1	Position.42	F	1.1	0.9	1.32	0.3409	NS
DPB1	Position.42	L	0.93	0.61	1.49	0.75498	NS
DPB1	Position.42	Y	0.91	0.74	1.13	0.37794	NS
DPB1	Position.43	A	0.93	0.81	1.07	0.28393	NS
DPB1	Position.43	V	1.08	0.94	1.24	0.28393	NS
DPB1	Position.62	A	0.93	0.81	1.07	0.28875	NS
DPB1	Position.62	D	1.08	0.94	1.24	0.2871	NS
DPB1	Position.62	E	1	0.67	1.54	0.9986	NS
DPB1	Position.63	A	0.93	0.81	1.07	0.2871	NS
DPB1	Position.63	E	1.08	0.94	1.24	0.2871	NS
DPB1	Position.64	D	0.98	0.81	1.19	0.85872	NS
DPB1	Position.64	E	1.02	0.84	1.23	0.85872	NS
DPB1	Position.72	I	1	0.82	1.21	0.96663	NS
DPB1	Position.72	L	1	0.83	1.22	0.96663	NS
DPB1	Position.76	E	1.07	0.9	1.26	0.45457	NS
DPB1	Position.76	K	0.9	0.76	1.06	0.20377	NS
DPB1	Position.76	R	1.49	0.89	2.64	0.12389	NS
DPB1	Position.83	I	1	0.65	1.61	0.98967	NS
DPB1	Position.83	M	1.05	0.9	1.23	0.50728	NS
DPB1	Position.83	V	0.95	0.81	1.11	0.48918	NS
DPB1	Position.91	D	0.93	0.81	1.08	0.35884	NS
DPB1	Position.91	G	1.05	0.91	1.21	0.49358	NS
DPB1	Position.91	V	1.41	0.7	3.22	0.33418	NS
DPB1	Position.92	E	0.93	0.81	1.08	0.35884	NS
DPB1	Position.92	G	1.07	0.92	1.24	0.35884	NS
DPB1	Position.93	A	0.93	0.81	1.08	0.35884	NS
DPB1	Position.93	P	1.07	0.92	1.24	0.35884	NS
DPB1	Position.94	M	1.07	0.92	1.24	0.35884	NS
DPB1	Position.94	V	0.93	0.81	1.08	0.35884	NS
