## Supplemental File 1 for "Minimal observed impact of HLA genotype on hospitalization and severity of SARS-CoV-2 infection": AA_table.txt

Locus	Position	Residue	Group.0	Group.1
A	Position.9	F	573	3107
A	Position.9	S	161	890
A	Position.9	T	88	500
A	Position.9	Y	178	973
A	Position.12	M	16	83
A	Position.12	V	984	5387
A	Position.17	R	959	5284
A	Position.17	S	41	186
A	Position.43	Q	996	5389
A	Position.43	R	4	81
A	Position.44	K	138	748
A	Position.44	R	862	4722
A	Position.62	E	123	707
A	Position.62	G	278	1557
A	Position.62	L	42	240
A	Position.62	Q	428	2244
A	Position.62	R	129	722
A	Position.63	E	829	4508
A	Position.63	N	129	722
A	Position.63	Q	42	240
A	Position.65	G	120	704
A	Position.65	R	880	4766
A	Position.66	K	398	2263
A	Position.66	N	602	3207
A	Position.67	M	138	748
A	Position.67	V	862	4722
A	Position.70	H	688	3824
A	Position.70	Q	312	1646
A	Position.73	I	46	261
A	Position.73	T	954	5209
A	Position.76	A	211	1191
A	Position.76	E	191	1042
A	Position.76	V	598	3237
A	Position.77	D	598	3237
A	Position.77	N	350	1972
A	Position.77	S	52	261
A	Position.79	G	828	4505
A	Position.79	R	172	965
A	Position.80	I	172	965
A	Position.80	T	828	4505
A	Position.81	A	172	965
A	Position.81	L	828	4505
A	Position.82	L	172	965
A	Position.82	R	828	4505
A	Position.83	G	828	4505
A	Position.83	R	172	965
A	Position.90	A	738	4110
A	Position.90	D	262	1360
A	Position.95	I	602	3196
A	Position.95	L	124	785
A	Position.95	V	274	1489
A	Position.97	I	376	1917
A	Position.97	M	279	1578
A	Position.97	R	345	1975
A	Position.105	P	304	1607
A	Position.105	S	696	3863
A	Position.107	G	722	3900
A	Position.107	W	278	1570
A	Position.109	F	965	5293
A	Position.109	L	35	177
A	Position.114	E	41	186
A	Position.114	H	414	2357
A	Position.114	Q	132	759
A	Position.114	R	413	2168
A	Position.116	D	544	2913
A	Position.116	H	41	186
A	Position.116	V	1	14
A	Position.116	Y	414	2357
A	Position.128	K	450	2554
A	Position.128	N	550	2916
A	Position.143	I	670	3620
A	Position.143	T	330	1850
A	Position.145	K	751	4122
A	Position.145	Q	249	1348
A	Position.146	H	330	1850
A	Position.146	R	670	3620
A	Position.150	A	943	5137
A	Position.150	T	57	333
A	Position.151	A	862	4722
A	Position.151	V	138	748
A	Position.152	H	808	4459
A	Position.152	R	192	1011
A	Position.153	A	202	1025
A	Position.153	E	181	1025
A	Position.153	R	19	73
A	Position.153	V	576	3238
A	Position.153	W	22	109
A	Position.171	L	596	3203
A	Position.171	Q	156	829
A	Position.171	R	138	748
A	Position.171	W	110	690
A	Position.173	A	862	4722
A	Position.173	V	138	748
A	Position.176	D	124	692
A	Position.176	E	876	4778
A	Position.178	E	3	4
A	Position.178	R	249	1333
A	Position.178	T	748	4133
A	Position.181	D	257	1444
A	Position.181	E	743	4026
A	Position.182	G	257	1444
A	Position.182	W	743	4026
A	Position.186	H	13	67
A	Position.186	Y	987	5403
B	Position.9	D	95	481
B	Position.9	H	195	1103
B	Position.9	Y	710	3886
B	Position.11	A	701	3833
B	Position.11	S	299	1637
B	Position.12	M	674	3659
B	Position.12	V	326	1811
B	Position.24	A	311	1766
B	Position.24	S	386	2058
B	Position.24	T	303	1646
B	Position.35	D	949	5226
B	Position.35	G	51	244
B	Position.37	L	277	1528
B	Position.37	Q	723	3942
B	Position.46	A	732	3990
B	Position.46	T	268	1480
B	Position.50	E	376	2048
B	Position.50	G	2	5
B	Position.50	K	244	1363
B	Position.50	M	119	635
B	Position.50	T	259	1419
B	Position.51	A	119	635
B	Position.51	E	881	4835
B	Position.67	G	58	283
B	Position.67	R	942	5187
B	Position.68	E	452	2428
B	Position.68	N	548	3042
B	Position.70	Q	939	5158
B	Position.70	R	61	312
B	Position.72	C	119	696
B	Position.72	F	256	1441
B	Position.72	M	61	312
B	Position.72	S	409	2189
B	Position.72	Y	155	832
B	Position.75	K	35	166
B	Position.75	N	749	4163
B	Position.75	Q	155	829
B	Position.75	S	61	312
B	Position.76	A	251	1307
B	Position.76	T	749	4163
B	Position.86	D	335	1812
B	Position.86	Y	665	3658
B	Position.92	I	167	963
B	Position.92	N	610	3425
B	Position.92	T	223	1082
B	Position.93	A	341	1802
B	Position.93	L	659	3668
B	Position.94	L	390	2045
B	Position.94	R	610	3425
B	Position.95	G	610	3425
B	Position.95	R	390	2045
B	Position.107	I	310	1620
B	Position.107	T	690	3850
B	Position.108	I	325	1685
B	Position.108	L	535	2895
B	Position.108	W	140	890
B	Position.110	N	33	165
B	Position.110	R	532	2848
B	Position.110	S	245	1356
B	Position.110	T	108	657
B	Position.110	V	38	187
B	Position.110	W	44	257
B	Position.112	F	2	18
B	Position.112	S	17	79
B	Position.112	Y	981	5373
B	Position.122	F	16	73
B	Position.122	L	984	5397
B	Position.126	H	738	4046
B	Position.126	Y	262	1424
B	Position.127	D	540	2817
B	Position.127	H	37	203
B	Position.127	N	423	2450
B	Position.129	D	184	911
B	Position.129	F	105	645
B	Position.129	L	73	456
B	Position.129	S	256	1342
B	Position.129	Y	382	2116
B	Position.144	R	300	1615
B	Position.144	S	700	3855
B	Position.156	S	54	262
B	Position.156	T	946	5208
B	Position.158	L	24	117
B	Position.158	R	976	5353
B	Position.160	L	54	262
B	Position.160	W	946	5208
B	Position.165	E	318	1912
B	Position.165	V	682	3558
B	Position.169	D	219	1064
B	Position.169	L	596	3409
B	Position.169	R	131	689
B	Position.169	W	54	308
B	Position.171	A	956	5213
B	Position.171	T	44	257
B	Position.176	E	251	1361
B	Position.176	L	483	2659
B	Position.176	T	266	1450
B	Position.180	S	155	765
B	Position.180	W	845	4705
B	Position.184	H	146	839
B	Position.184	Y	854	4631
B	Position.190	D	286	1475
B	Position.190	E	714	3995
B	Position.191	K	178	921
B	Position.191	T	822	4549
B	Position.193	E	286	1475
B	Position.193	Q	714	3995
C	Position.6	K	30	211
C	Position.6	R	970	5259
C	Position.9	D	389	2055
C	Position.9	F	30	211
C	Position.9	S	132	764
C	Position.9	Y	449	2440
C	Position.11	A	838	4495
C	Position.11	S	162	975
C	Position.14	R	877	4776
C	Position.14	W	123	694
C	Position.16	G	957	5238
C	Position.16	S	43	232
C	Position.21	H	198	1090
C	Position.21	R	802	4380
C	Position.24	A	581	3204
C	Position.24	S	419	2266
C	Position.35	Q	124	668
C	Position.35	R	876	4802
C	Position.49	A	877	4776
C	Position.49	E	123	694
C	Position.71	K	836	4554
C	Position.71	N	164	916
C	Position.78	A	585	3155
C	Position.78	T	415	2315
C	Position.82	N	392	2055
C	Position.82	S	608	3415
C	Position.85	K	392	2055
C	Position.85	N	608	3415
C	Position.95	A	488	2721
C	Position.95	D	512	2749
C	Position.96	G	946	5218
C	Position.96	R	54	252
C	Position.99	I	155	858
C	Position.99	T	845	4612
C	Position.100	F	13	68
C	Position.100	I	160	903
C	Position.100	L	827	4499
C	Position.102	R	758	4138
C	Position.102	W	242	1332
C	Position.104	C	30	211
C	Position.104	F	135	776
C	Position.104	S	133	739
C	Position.104	Y	702	3744
C	Position.108	L	868	4772
C	Position.108	V	132	698
C	Position.118	H	23	160
C	Position.118	Y	977	5310
C	Position.119	D	738	4033
C	Position.119	N	262	1437
C	Position.121	F	279	1532
C	Position.121	L	19	133
C	Position.121	S	547	2914
C	Position.121	Y	155	891
C	Position.143	K	120	638
C	Position.143	T	880	4832
C	Position.148	S	12	63
C	Position.148	T	988	5407
C	Position.159	L	299	1627
C	Position.159	W	701	3843
C	Position.164	A	341	1841
C	Position.164	E	655	3599
C	Position.164	T	4	30
C	Position.168	D	13	68
C	Position.168	L	447	2457
C	Position.168	Q	53	270
C	Position.168	R	283	1615
C	Position.168	W	204	1060
C	Position.175	E	55	294
C	Position.175	L	132	698
C	Position.175	T	813	4478
C	Position.182	G	12	63
C	Position.182	R	988	5407
C	Position.185	E	868	4772
C	Position.185	K	132	698
C	Position.201	E	863	4734
C	Position.201	K	137	736
DRB1	Position.9	E	592	3312
DRB1	Position.9	K	16	99
DRB1	Position.9	W	392	2059
DRB1	Position.10	E	6	49
DRB1	Position.10	Q	578	3054
DRB1	Position.10	Y	416	2367
DRB1	Position.11	D	16	99
DRB1	Position.11	G	141	721
DRB1	Position.11	L	97	530
DRB1	Position.11	P	154	808
DRB1	Position.11	S	416	2367
DRB1	Position.11	V	176	945
DRB1	Position.12	K	584	3103
DRB1	Position.12	T	416	2367
DRB1	Position.13	F	119	678
DRB1	Position.13	G	56	332
DRB1	Position.13	H	170	896
DRB1	Position.13	R	154	808
DRB1	Position.13	S	360	2035
DRB1	Position.13	Y	141	721
DRB1	Position.14	E	859	4749
DRB1	Position.14	K	141	721
DRB1	Position.25	Q	141	721
DRB1	Position.25	R	859	4749
DRB1	Position.27	F	762	4082
DRB1	Position.27	L	121	674
DRB1	Position.27	Y	117	714
DRB1	Position.29	D	708	3888
DRB1	Position.29	E	276	1483
DRB1	Position.29	H	16	99
DRB1	Position.31	C	97	530
DRB1	Position.31	G	16	99
DRB1	Position.31	H	30	141
DRB1	Position.31	L	141	721
DRB1	Position.31	R	6	49
DRB1	Position.31	Y	710	3930
DRB1	Position.32	F	881	4792
DRB1	Position.32	I	113	629
DRB1	Position.32	V	6	49
DRB1	Position.33	H	274	1550
DRB1	Position.33	Y	726	3920
DRB1	Position.34	H	170	896
DRB1	Position.34	N	830	4574
DRB1	Position.38	F	165	836
DRB1	Position.38	L	18	95
DRB1	Position.38	N	242	1390
DRB1	Position.38	S	251	1344
DRB1	Position.38	Y	324	1805
DRB1	Position.39	A	6	49
DRB1	Position.39	L	18	95
DRB1	Position.39	V	976	5326
DRB1	Position.41	F	994	5421
DRB1	Position.41	Y	6	49
DRB1	Position.48	F	471	2567
DRB1	Position.48	Y	529	2903
DRB1	Position.58	A	24	114
DRB1	Position.58	D	758	4209
DRB1	Position.58	S	43	232
DRB1	Position.58	V	175	915
DRB1	Position.59	A	900	4906
DRB1	Position.59	E	100	564
DRB1	Position.61	H	24	114
DRB1	Position.61	S	175	915
DRB1	Position.61	Y	801	4441
DRB1	Position.68	F	153	919
DRB1	Position.68	I	439	2300
DRB1	Position.68	L	408	2251
DRB1	Position.71	D	441	2454
DRB1	Position.71	Q	513	2753
DRB1	Position.71	R	46	263
DRB1	Position.72	A	141	699
DRB1	Position.72	E	130	717
DRB1	Position.72	K	214	1119
DRB1	Position.72	R	515	2935
DRB1	Position.74	A	750	4105
DRB1	Position.74	G	250	1365
DRB1	Position.75	A	646	3460
DRB1	Position.75	E	67	410
DRB1	Position.75	L	37	235
DRB1	Position.75	Q	141	721
DRB1	Position.75	R	109	644
DRB1	Position.78	N	109	644
DRB1	Position.78	T	891	4826
DRB1	Position.79	V	157	820
DRB1	Position.79	Y	843	4650
DRB1	Position.86	A	33	181
DRB1	Position.86	V	967	5289
DRB1	Position.87	G	571	3106
DRB1	Position.87	V	429	2364
DQA1	Position.11	C	401	2083
DQA1	Position.11	Y	599	3387
DQA1	Position.18	F	401	2083
DQA1	Position.18	S	599	3387
DQA1	Position.25	F	210	1102
DQA1	Position.25	Y	790	4368
DQA1	Position.26	S	187	1005
DQA1	Position.26	T	813	4465
DQA1	Position.34	E	452	2400
DQA1	Position.34	Q	548	3070
DQA1	Position.40	E	728	3801
DQA1	Position.40	G	272	1669
DQA1	Position.41	K	69	361
DQA1	Position.41	R	931	5109
DQA1	Position.45	A	401	2083
DQA1	Position.45	V	599	3387
DQA1	Position.47	C	272	1669
DQA1	Position.47	K	140	713
DQA1	Position.47	Q	187	1005
DQA1	Position.47	R	401	2083
DQA1	Position.48	L	599	3387
DQA1	Position.48	W	401	2083
DQA1	Position.50	E	401	2083
DQA1	Position.50	L	327	1718
DQA1	Position.50	V	272	1669
DQA1	Position.51	F	728	3801
DQA1	Position.51	L	272	1669
DQA1	Position.52	H	140	713
DQA1	Position.52	R	459	2674
DQA1	Position.52	S	401	2083
DQA1	Position.53	K	401	2083
DQA1	Position.53	Q	272	1669
DQA1	Position.53	R	327	1718
DQA1	Position.54	F	860	4757
DQA1	Position.54	L	140	713
DQA1	Position.55	G	401	2083
DQA1	Position.55	R	599	3387
DQA1	Position.56	G	401	2083
DQA1	Position.56	InDel	412	2382
DQA1	Position.56	R	187	1005
DQA1	Position.61	F	599	3387
DQA1	Position.61	G	401	2083
DQA1	Position.64	R	401	2083
DQA1	Position.64	T	599	3387
DQA1	Position.66	I	599	3387
DQA1	Position.66	M	401	2083
DQA1	Position.69	A	401	2083
DQA1	Position.69	L	554	3132
DQA1	Position.69	T	45	255
DQA1	Position.75	I	773	4056
DQA1	Position.75	S	227	1414
DQA1	Position.76	L	412	2382
DQA1	Position.76	M	401	2083
DQA1	Position.76	V	187	1005
DQA1	Position.80	S	599	3387
DQA1	Position.80	Y	401	2083
DQB1	Position.9	F	183	898
DQB1	Position.9	L	10	46
DQB1	Position.9	Y	807	4526
DQB1	Position.13	A	211	1230
DQB1	Position.13	G	789	4240
DQB1	Position.14	L	145	811
DQB1	Position.14	M	855	4659
DQB1	Position.26	G	192	1038
DQB1	Position.26	L	597	3202
DQB1	Position.26	Y	211	1230
DQB1	Position.28	S	209	1162
DQB1	Position.28	T	791	4308
DQB1	Position.30	H	235	1306
DQB1	Position.30	S	209	1162
DQB1	Position.30	Y	556	3002
DQB1	Position.37	D	10	46
DQB1	Position.37	I	209	1162
DQB1	Position.37	Y	781	4262
DQB1	Position.38	A	636	3451
DQB1	Position.38	V	364	2019
DQB1	Position.45	E	201	1184
DQB1	Position.45	G	799	4286
DQB1	Position.46	E	209	1162
DQB1	Position.46	V	791	4308
DQB1	Position.47	F	209	1162
DQB1	Position.47	Y	791	4308
DQB1	Position.52	L	209	1162
DQB1	Position.52	P	791	4308
DQB1	Position.53	L	608	3391
DQB1	Position.53	Q	392	2079
DQB1	Position.55	L	209	1162
DQB1	Position.55	P	352	2002
DQB1	Position.55	R	439	2306
DQB1	Position.56	L	47	227
DQB1	Position.56	P	953	5243
DQB1	Position.57	A	313	1778
DQB1	Position.57	D	523	2782
DQB1	Position.57	S	14	97
DQB1	Position.57	V	150	813
DQB1	Position.66	D	266	1441
DQB1	Position.66	E	734	4029
DQB1	Position.67	I	266	1441
DQB1	Position.67	V	734	4029
DQB1	Position.70	E	47	233
DQB1	Position.70	G	340	1804
DQB1	Position.70	R	613	3433
DQB1	Position.71	A	145	805
DQB1	Position.71	D	47	233
DQB1	Position.71	K	209	1162
DQB1	Position.71	T	599	3270
DQB1	Position.74	A	209	1162
DQB1	Position.74	E	599	3270
DQB1	Position.74	S	192	1038
DQB1	Position.75	L	599	3270
DQB1	Position.75	V	401	2200
DQB1	Position.77	R	354	1973
DQB1	Position.77	T	646	3497
DQB1	Position.84	E	392	2079
DQB1	Position.84	Q	608	3391
DQB1	Position.85	L	608	3391
DQB1	Position.85	V	392	2079
DQB1	Position.86	A	350	1856
DQB1	Position.86	E	608	3391
DQB1	Position.86	G	42	223
DQB1	Position.87	F	205	1045
DQB1	Position.87	L	608	3391
DQB1	Position.87	Y	187	1034
DQB1	Position.89	G	392	2079
DQB1	Position.89	T	608	3391
DQB1	Position.90	I	392	2079
DQB1	Position.90	T	608	3391
DPB1	Position.8	L	692	3819
DPB1	Position.8	V	302	1613
DPB1	Position.9	F	692	3819
DPB1	Position.9	H	46	339
DPB1	Position.9	Y	256	1274
DPB1	Position.11	G	786	4294
DPB1	Position.11	L	208	1138
DPB1	Position.40	E	977	5295
DPB1	Position.40	Q	17	137
DPB1	Position.42	F	839	4648
DPB1	Position.42	L	26	133
DPB1	Position.42	Y	129	651
DPB1	Position.43	A	530	2796
DPB1	Position.43	V	464	2636
DPB1	Position.62	A	530	2797
DPB1	Position.62	D	434	2471
DPB1	Position.62	E	30	164
DPB1	Position.63	A	560	2961
DPB1	Position.63	E	434	2471
DPB1	Position.64	D	155	835
DPB1	Position.64	E	839	4597
DPB1	Position.72	I	843	4604
DPB1	Position.72	L	151	828
DPB1	Position.76	E	207	1189
DPB1	Position.76	K	770	4106
DPB1	Position.76	R	17	137
DPB1	Position.83	I	25	137
DPB1	Position.83	M	731	4049
DPB1	Position.83	V	238	1246
DPB1	Position.91	D	332	1734
DPB1	Position.91	G	653	3629
DPB1	Position.91	V	9	69
DPB1	Position.92	E	332	1734
DPB1	Position.92	G	662	3698
DPB1	Position.93	A	332	1734
DPB1	Position.93	P	662	3698
DPB1	Position.94	M	662	3698
DPB1	Position.94	V	332	1734
