## Supplemental File 1 for "Minimal observed impact of HLA genotype on hospitalization and severity of SARS-CoV-2 infection": haplotype_OR.txt

A~B~C~DRB1~DQA1~DQB1~DPB1	OR	CI.L	CI.U	p.value	sig
01:01~08:01~07:01~03:01~05:01~02:01~01:01	0.75	0.42	1.43	0.32569	NS
01:01~08:01~07:01~03:01~05:01~02:01~02:01	0.86	0.37	2.31	0.71979	NS
01:01~08:01~07:01~03:01~05:01~02:01~04:01	0.76	0.52	1.16	0.17017	NS
01:01~57:01:00~06:02~07:01~02:01~03:03~04:01	0.91	0.37	2.69	0.84029	NS
02:01~07:02~07:02~15:01~01:02~06:02~04:01	0.76	0.43	1.42	0.33241	NS
02:01~08:01~07:01~03:01~05:01~02:01~04:01	0.55	0.22	1.53	0.16148	NS
02:01~13:02~06:02~07:01~02:01~02:02~04:01	1.22	0.36	6.42	0.74849	NS
02:01~15:01~03:04~04:01~03:01~03:02~04:01	1.71	0.53	8.81	0.3723	NS
02:01~40:01:00~03:04~13:02~01:02~06:04~03:01	1.53	0.46	7.91	0.48668	NS
02:01~44:02:00~05:01~04:01~03:03~03:01~04:01	0.74	0.45	1.24	0.19952	NS
02:01~57:01:00~06:02~07:01~02:01~03:03~04:01	1.01	0.34	4.02	0.99196	NS
03:01~07:02~07:02~15:01~01:02~06:02~04:01	1.5	0.88	2.71	0.1284	NS
03:01~35:01:00~04:01~01:01~01:01~05:01~04:01	1.13	0.44	3.75	0.79422	NS
24:02:00~07:02~07:02~15:01~01:02~06:02~04:01	0.73	0.27	2.5	0.52886	NS
25:01:00~18:01~12:03~15:01~01:02~06:02~04:01	1.4	0.42	7.31	0.57978	NS
29:02:00~44:03:00~16:01~07:01~02:01~02:02~04:01	0.5	0.26	1.04	0.03134	*
29:02:00~44:03:00~16:01~07:01~02:01~02:02~11:01	1.02	0.39	3.4	0.96131	NS
binned	1.16	0.96	1.39	0.12142	NS
