## Supplemental File 1 for "Minimal observed impact of HLA genotype on hospitalization and severity of SARS-CoV-2 infection": haplotype_table.txt

A~B~C~DRB1~DQA1~DQB1~DPB1	Group.0	Group.1
01:01~08:01~07:01~03:01~05:01~02:01~01:01	15	62
01:01~08:01~07:01~03:01~05:01~02:01~02:01	7	33
01:01~08:01~07:01~03:01~05:01~02:01~04:01	33	139
01:01~57:01:00~06:02~07:01~02:01~03:03~04:01	6	30
02:01~07:02~07:02~15:01~01:02~06:02~04:01	16	67
02:01~08:01~07:01~03:01~05:01~02:01~04:01	7	21
02:01~13:02~06:02~07:01~02:01~02:02~04:01	3	20
02:01~15:01~03:04~04:01~03:01~03:02~04:01	3	28
02:01~40:01:00~03:04~13:02~01:02~06:04~03:01	3	25
02:01~44:02:00~05:01~04:01~03:03~03:01~04:01	22	89
02:01~57:01:00~06:02~07:01~02:01~03:03~04:01	4	22
03:01~07:02~07:02~15:01~01:02~06:02~04:01	16	130
03:01~35:01:00~04:01~01:01~01:01~05:01~04:01	5	31
24:02:00~07:02~07:02~15:01~01:02~06:02~04:01	5	20
25:01:00~18:01~12:03~15:01~01:02~06:02~04:01	3	23
29:02:00~44:03:00~16:01~07:01~02:01~02:02~04:01	13	36
29:02:00~44:03:00~16:01~07:01~02:01~02:02~11:01	5	28
binned	834	4666
