## Supplemental File 1 for "Minimal observed impact of HLA genotype on hospitalization and severity of SARS-CoV-2 infection": Locus_binned.txt

Locus	Allele	Group.0	Group.1
A	02:07	1	4
A	02:11	0	1
A	11:02	1	1
A	30:10:00	0	1
A	34:01:00	0	2
A	66:02:00	0	1
B	13:01	1	2
B	15:02	0	3
B	15:04	0	5
B	27:04:00	1	2
B	35:10:00	0	5
B	35:20:00	1	0
B	35:22:00	0	2
B	39:03:00	1	4
B	39:10:00	0	3
B	39:24:00	0	1
B	42:02:00	0	1
B	46:01:00	1	4
B	51:02:00	0	1
B	51:08:00	0	1
B	56:04:00	1	0
B	57:02:00	0	2
B	73:01:00	2	1
B	81:01:00	0	3
C	08:03	1	7
C	14:03	0	1
C	15:11	0	1
C	16:04	1	7
DRB1	08:10	0	1
DRB1	13:17	0	1
DRB1	14:03	0	1
DRB1	14:05	0	1
DQA1	Nothing.binned	NA	NA
DQB1	02:03	0	1
DQB1	03:04	0	1
DPB1	02:02	1	2
DPB1	06:01	0	1
DPB1	09:02	0	1
DPB1	26:01:00	2	1
DPB1	34:01:00	0	1
