## Supplemental File 1 for "Minimal observed impact of HLA genotype on hospitalization and severity of SARS-CoV-2 infection": Locus_chisq.txt

Locus	X.square	df	p.value	sig
A	36.686	29	0.15443	NS
B	45.082	53	0.772	NS
C	15.6815	25	0.92398	NS
DRB1	31.7782	40	0.81992	NS
DQA1	15.7546	14	0.32859	NS
DQB1	9.9979	17	0.9037	NS
DPB1	39.5286	20	0.0057272	*
