## Supplemental File 1 for "Minimal observed impact of HLA genotype on hospitalization and severity of SARS-CoV-2 infection": Locus_freqs.txt

Locus	Allele	Group.0	Group.1
A	01:01	0.134	0.13473
A	02:01	0.271	0.26801
A	02:02	0.001	0.00293
A	02:05	0.003	0.01188
A	02:06	0.002	0.00091
A	02:07	0.001	0.00073
A	02:11	0	0.00018
A	03:01	0.124	0.12651
A	11:01	0.063	0.05046
A	11:02	0.001	0.00018
A	23:01	0.028	0.02779
A	24:02:00	0.092	0.10091
A	25:01:00	0.021	0.01792
A	26:01:00	0.028	0.03656
A	29:01:00	0.001	0.0042
A	29:02:00	0.041	0.03967
A	30:01:00	0.022	0.01993
A	30:02:00	0.016	0.01261
A	30:04:00	0.003	0.00128
A	30:10:00	0	0.00018
A	31:01:00	0.026	0.02998
A	32:01:00	0.031	0.0298
A	33:01:00	0.013	0.01225
A	33:03:00	0.007	0.0053
A	34:01:00	0	0.00037
A	34:02:00	0.006	0.00201
A	36:01:00	0.004	0.00201
A	66:01:00	0.002	0.00384
A	66:02:00	0	0.00018
A	68:01:00	0.035	0.03346
A	68:02:00	0.016	0.01517
A	68:17:00	0.001	0.00256
A	69:01:00	0	0.00238
A	74:01:00	0.004	0.00256
A	80:01:00	0.003	0.00055
B	07:02	0.122	0.1159
B	07:05	0.002	0.00457
B	08:01	0.095	0.08793
B	13:01	0.001	0.00037
B	13:02	0.023	0.02102
B	14:01	0.007	0.01079
B	14:02	0.027	0.03181
B	15:01	0.053	0.05302
B	15:02	0	0.00055
B	15:03	0.006	0.00512
B	15:04	0	0.00091
B	15:10	0.004	0.00622
B	15:16	0.001	0.00165
B	15:17	0.002	0.00366
B	15:18	0.002	0.00165
B	18:01	0.051	0.04461
B	27:02:00	0.001	0.00091
B	27:04:00	0.001	0.00037
B	27:05:00	0.031	0.02888
B	35:01:00	0.067	0.06746
B	35:02:00	0.016	0.01335
B	35:03:00	0.01	0.01627
B	35:05:00	0.001	0.00165
B	35:08:00	0.007	0.00512
B	35:10:00	0	0.00091
B	35:20:00	0.001	0
B	35:22:00	0	0.00037
B	35:43:00	0	0.00165
B	37:01:00	0.015	0.01188
B	38:01:00	0.022	0.02267
B	38:02:00	0.002	0.00073
B	39:01:00	0.011	0.00932
B	39:03:00	0.001	0.00073
B	39:05:00	0.004	0.00475
B	39:06:00	0.002	0.00548
B	39:09:00	0.002	0.00256
B	39:10:00	0	0.00055
B	39:24:00	0	0.00018
B	40:01:00	0.05	0.04369
B	40:02:00	0.012	0.02322
B	40:04:00	0	0.0011
B	40:06:00	0	0.0011
B	41:01:00	0.005	0.0042
B	41:02:00	0.001	0.00457
B	42:01:00	0.007	0.00439
B	42:02:00	0	0.00018
B	44:02:00	0.088	0.07075
B	44:03:00	0.059	0.05868
B	44:05:00	0.001	0.00183
B	45:01:00	0.007	0.00859
B	46:01:00	0.001	0.00073
B	47:01:00	0.002	0.00329
B	48:01:00	0.004	0.00366
B	49:01:00	0.012	0.01682
B	50:01:00	0.007	0.01133
B	51:01:00	0.048	0.05594
B	51:02:00	0	0.00018
B	51:08:00	0	0.00018
B	52:01:00	0.011	0.00987
B	53:01:00	0.012	0.01243
B	54:01:00	0.002	0.00091
B	55:01:00	0.012	0.01682
B	56:01:00	0.008	0.0075
B	56:04:00	0.001	0
B	57:01:00	0.034	0.03035
B	57:02:00	0	0.00037
B	57:03:00	0.004	0.00347
B	58:01:00	0.01	0.01316
B	58:02:00	0.01	0.00439
B	73:01:00	0.002	0.00018
B	81:01:00	0	0.00055
C	01:02	0.03	0.03857
C	02:02	0.039	0.03967
C	02:10	0.004	0.00256
C	03:02	0.007	0.00329
C	03:03	0.054	0.04607
C	03:04	0.071	0.07824
C	04:01	0.123	0.12687
C	05:01	0.084	0.07294
C	06:02	0.099	0.08757
C	07:01	0.141	0.13839
C	07:02	0.133	0.1351
C	07:04	0.013	0.01243
C	08:01	0.003	0.0042
C	08:02	0.034	0.04186
C	08:03	0.001	0.00128
C	08:04	0.002	0.00183
C	12:02	0.011	0.00878
C	12:03	0.05	0.05393
C	14:02	0.009	0.01261
C	14:03	0	0.00018
C	15:02	0.019	0.02413
C	15:05	0.004	0.00494
C	15:11	0	0.00018
C	16:01	0.048	0.04625
C	16:02	0.005	0.00311
C	16:04	0.001	0.00128
C	17:01	0.012	0.01152
C	18:01	0.003	0.00219
DRB1	01:01	0.08	0.07824
DRB1	01:02	0.015	0.01572
DRB1	01:03	0.002	0.00293
DRB1	03:01	0.101	0.11243
DRB1	03:02	0.008	0.0053
DRB1	04:01	0.094	0.0755
DRB1	04:02	0.008	0.0106
DRB1	04:03	0.002	0.00311
DRB1	04:04	0.032	0.03218
DRB1	04:05	0.008	0.00731
DRB1	04:06	0	0.0011
DRB1	04:07	0.025	0.03163
DRB1	04:08	0	0.00091
DRB1	04:10	0.001	0.00146
DRB1	07:01	0.141	0.13181
DRB1	08:01	0.021	0.0181
DRB1	08:02	0.01	0.01481
DRB1	08:03	0.002	0.00311
DRB1	08:04	0.004	0.00658
DRB1	08:10	0	0.00018
DRB1	09:01	0.016	0.0181
DRB1	10:01	0.006	0.00896
DRB1	11:01	0.068	0.0766
DRB1	11:02	0.006	0.00804
DRB1	11:03	0.003	0.00091
DRB1	11:04	0.023	0.01755
DRB1	12:01	0.017	0.01609
DRB1	12:02	0.001	0.00128
DRB1	13:01	0.058	0.05978
DRB1	13:02	0.053	0.04771
DRB1	13:03	0.011	0.01133
DRB1	13:04	0	0.00091
DRB1	13:17	0	0.00018
DRB1	14:01	0.023	0.02048
DRB1	14:02	0.002	0.00603
DRB1	14:03	0	0.00018
DRB1	14:04	0.001	0.00037
DRB1	14:05	0	0.00018
DRB1	14:06	0.004	0.00457
DRB1	15:01	0.118	0.11005
DRB1	15:02	0.011	0.00932
DRB1	15:03	0.012	0.00841
DRB1	16:01	0.007	0.01408
DRB1	16:02	0.006	0.00585
DQA1	01:01	0.1	0.0989
DQA1	01:02	0.207	0.19013
DQA1	01:03	0.069	0.066
DQA1	01:04	0.02	0.01883
DQA1	01:05	0.005	0.00695
DQA1	02:01	0.14	0.13035
DQA1	03:01	0.105	0.10841
DQA1	03:02	0.011	0.01298
DQA1	03:03	0.071	0.06234
DQA1	04:01	0.044	0.0415
DQA1	05:01	0.108	0.11609
DQA1	05:03	0.006	0.01024
DQA1	05:05	0.111	0.13181
DQA1	05:09	0.002	0.00037
DQA1	06:01	0.001	0.00512
DQB1	02:01	0.108	0.11133
DQB1	02:02	0.101	0.10091
DQB1	02:03	0	0.00018
DQB1	03:01	0.199	0.21298
DQB1	03:02	0.104	0.11261
DQB1	03:03	0.047	0.03693
DQB1	03:04	0	0.00018
DQB1	03:19	0.002	0.00329
DQB1	04:01	0.001	0.00018
DQB1	04:02	0.046	0.04132
DQB1	05:01	0.108	0.10786
DQB1	05:02	0.014	0.01664
DQB1	05:03	0.023	0.02267
DQB1	05:04	0	0.0011
DQB1	06:01	0.01	0.00841
DQB1	06:02	0.136	0.12267
DQB1	06:03	0.059	0.05996
DQB1	06:04	0.031	0.03163
DQB1	06:09	0.011	0.00914
DPB1	01:01	0.085	0.07441
DPB1	02:01	0.139	0.14095
DPB1	02:02	0.001	0.00037
DPB1	03:01	0.101	0.09031
DPB1	04:01	0.401	0.39214
DPB1	04:02	0.112	0.12998
DPB1	05:01	0.025	0.02377
DPB1	06:01	0	0.00018
DPB1	06:02	0.006	0.00676
DPB1	09:01	0.006	0.00786
DPB1	09:02	0	0.00018
DPB1	10:01	0.011	0.01938
DPB1	104:01:00	0.019	0.01956
DPB1	11:01	0.015	0.01645
DPB1	13:01	0.021	0.0192
DPB1	14:01	0.014	0.01609
DPB1	15:01	0.002	0.00859
DPB1	16:01	0.01	0.00494
DPB1	17:01	0.015	0.01865
DPB1	18:01	0.007	0.00384
DPB1	19:01	0.004	0.00585
DPB1	26:01:00	0.002	0.00018
DPB1	34:01:00	0	0.00018
DPB1	85:01:00	0.004	0.00018
