## Supplemental File 1 for "Minimal observed impact of HLA genotype on hospitalization and severity of SARS-CoV-2 infection": Locus_OR.txt

Locus	Allele	OR	CI.lower	CI.upper	p.value	sig
A	01:01	1.01	0.82	1.24	0.95008	NS
A	02:01	0.98	0.84	1.15	0.84433	NS
A	02:02	2.93	0.45	122.97	0.27422	NS
A	02:05	4	1.3	19.92	0.011317	*
A	02:06	0.46	0.07	4.8	0.33682	NS
A	03:01	1.02	0.83	1.27	0.82612	NS
A	11:01	0.79	0.59	1.07	0.10168	NS
A	23:01	0.99	0.66	1.55	0.97009	NS
A	24:02:00	1.11	0.88	1.41	0.38663	NS
A	25:01:00	0.85	0.52	1.44	0.50452	NS
A	26:01:00	1.32	0.88	2.05	0.1769	NS
A	29:01:00	4.22	0.68	173.83	0.12532	NS
A	29:02:00	0.97	0.68	1.39	0.84344	NS
A	30:01:00	0.9	0.56	1.51	0.66866	NS
A	30:02:00	0.79	0.45	1.46	0.38726	NS
A	30:04:00	0.43	0.1	2.56	0.20291	NS
A	31:01:00	1.16	0.76	1.84	0.49288	NS
A	32:01:00	0.96	0.65	1.47	0.83775	NS
A	33:01:00	0.94	0.51	1.87	0.84328	NS
A	33:03:00	0.76	0.32	2.05	0.50677	NS
A	34:02:00	0.33	0.11	1.1	0.023468	*
A	36:01:00	0.5	0.15	2.17	0.22916	NS
A	66:01:00	1.92	0.47	16.94	0.36892	NS
A	68:01:00	0.95	0.66	1.42	0.80341	NS
A	68:02:00	0.95	0.55	1.74	0.84482	NS
A	68:17:00	2.56	0.39	108.46	0.34579	NS
A	69:01:00	Inf	0.56	Inf	0.12279	NS
A	74:01:00	0.64	0.2	2.67	0.42647	NS
A	80:01:00	0.18	0.02	1.36	0.019188	*
A	binned	0.91	0.19	8.59	0.90755	NS
B	07:02	0.94	0.77	1.17	0.58116	NS
B	07:05	2.29	0.57	19.99	0.24631	NS
B	08:01	0.92	0.73	1.17	0.47065	NS
B	13:02	0.91	0.58	1.5	0.69084	NS
B	14:01	1.55	0.7	4.03	0.27327	NS
B	14:02	1.18	0.78	1.86	0.42019	NS
B	15:01	1	0.74	1.38	0.9983	NS
B	15:03	0.85	0.35	2.52	0.72306	NS
B	15:10	1.56	0.55	6.06	0.39915	NS
B	15:16	1.65	0.23	72.22	0.63289	NS
B	15:17	1.83	0.44	16.18	0.40807	NS
B	15:18	0.82	0.17	7.83	0.80235	NS
B	18:01	0.87	0.63	1.21	0.37288	NS
B	27:02:00	0.91	0.1	43.27	0.93458	NS
B	27:05:00	0.93	0.63	1.42	0.71495	NS
B	35:01:00	1.01	0.77	1.34	0.95756	NS
B	35:02:00	0.83	0.48	1.54	0.50755	NS
B	35:03:00	1.64	0.85	3.54	0.13745	NS
B	35:05:00	1.65	0.23	72.22	0.63289	NS
B	35:08:00	0.73	0.31	1.98	0.45585	NS
B	35:43:00	Inf	0.36	Inf	0.19928	NS
B	37:01:00	0.79	0.44	1.5	0.41214	NS
B	38:01:00	1.03	0.65	1.71	0.89578	NS
B	38:02:00	0.37	0.05	4.04	0.22552	NS
B	39:01:00	0.85	0.43	1.81	0.61683	NS
B	39:05:00	1.19	0.41	4.7	0.74717	NS
B	39:06:00	2.75	0.7	23.8	0.14868	NS
B	39:09:00	1.28	0.29	11.62	0.74329	NS
B	40:01:00	0.87	0.63	1.21	0.37467	NS
B	40:02:00	1.96	1.08	3.9	0.024476	*
B	40:04:00	Inf	0.22	Inf	0.29473	NS
B	40:06:00	Inf	0.22	Inf	0.29473	NS
B	41:01:00	0.84	0.31	2.84	0.72465	NS
B	41:02:00	4.59	0.75	188.38	0.10081	NS
B	42:01:00	0.63	0.26	1.72	0.27132	NS
B	44:02:00	0.79	0.62	1.02	0.054466	NS
B	44:03:00	0.99	0.74	1.35	0.9688	NS
B	44:05:00	1.83	0.26	79.46	0.55889	NS
B	45:01:00	1.23	0.55	3.23	0.61081	NS
B	47:01:00	1.65	0.39	14.66	0.49902	NS
B	48:01:00	0.91	0.31	3.68	0.86943	NS
B	49:01:00	1.41	0.76	2.84	0.2652	NS
B	50:01:00	1.63	0.74	4.22	0.21983	NS
B	51:01:00	1.18	0.86	1.64	0.30994	NS
B	52:01:00	0.9	0.46	1.91	0.74225	NS
B	53:01:00	1.04	0.55	2.11	0.90962	NS
B	54:01:00	0.46	0.07	4.8	0.33682	NS
B	55:01:00	1.41	0.76	2.84	0.2652	NS
B	56:01:00	0.94	0.43	2.32	0.86562	NS
B	57:01:00	0.89	0.61	1.34	0.53946	NS
B	57:03:00	0.87	0.29	3.52	0.79701	NS
B	58:01:00	1.32	0.68	2.88	0.41103	NS
B	58:02:00	0.44	0.2	1.03	0.024002	*
B	binned	0.91	0.42	2.27	0.81583	NS
C	01:02	1.3	0.88	1.98	0.18852	NS
C	02:02	1.02	0.72	1.48	0.92159	NS
C	02:10	0.64	0.2	2.67	0.42618	NS
C	03:02	0.47	0.19	1.33	0.082016	NS
C	03:03	0.85	0.62	1.17	0.27651	NS
C	03:04	1.11	0.85	1.46	0.43111	NS
C	04:01	1.04	0.84	1.28	0.73685	NS
C	05:01	0.86	0.67	1.11	0.22037	NS
C	06:02	0.87	0.69	1.11	0.24284	NS
C	07:01	0.98	0.8	1.2	0.8238	NS
C	07:02	1.02	0.83	1.25	0.86057	NS
C	07:04	0.96	0.52	1.89	0.88107	NS
C	08:01	1.4	0.42	7.31	0.5801	NS
C	08:02	1.24	0.86	1.85	0.24751	NS
C	08:03	1.28	0.16	57.73	0.81718	NS
C	08:04	0.91	0.19	8.59	0.90726	NS
C	12:02	0.8	0.41	1.71	0.49562	NS
C	12:03	1.08	0.79	1.5	0.61232	NS
C	14:02	1.41	0.7	3.22	0.33598	NS
C	15:02	1.28	0.78	2.2	0.32358	NS
C	15:05	1.23	0.43	4.87	0.69387	NS
C	16:01	0.96	0.7	1.35	0.80793	NS
C	16:02	0.62	0.22	2.16	0.34432	NS
C	17:01	0.96	0.51	1.96	0.89499	NS
C	18:01	0.73	0.2	4.04	0.62565	NS
C	binned	1.46	0.34	13.14	0.60986	NS
DRB1	01:01	0.98	0.76	1.27	0.84953	NS
DRB1	01:02	1.05	0.6	1.96	0.8655	NS
DRB1	01:03	1.46	0.34	13.14	0.60959	NS
DRB1	03:01	1.13	0.9	1.42	0.28937	NS
DRB1	03:02	0.66	0.29	1.68	0.29811	NS
DRB1	04:01	0.79	0.62	1.01	0.045358	*
DRB1	04:02	1.33	0.63	3.23	0.45127	NS
DRB1	04:03	1.56	0.37	13.9	0.55164	NS
DRB1	04:04	1.01	0.68	1.52	0.97692	NS
DRB1	04:05	0.91	0.42	2.27	0.81583	NS
DRB1	04:06	Inf	0.22	Inf	0.29473	NS
DRB1	04:07	1.27	0.83	2.03	0.26325	NS
DRB1	04:08	Inf	0.17	Inf	0.33885	NS
DRB1	04:10	1.46	0.2	64.98	0.71822	NS
DRB1	07:01	0.92	0.76	1.13	0.43167	NS
DRB1	08:01	0.86	0.53	1.46	0.5318	NS
DRB1	08:02	1.49	0.77	3.23	0.23516	NS
DRB1	08:03	1.56	0.37	13.9	0.55164	NS
DRB1	08:04	1.65	0.59	6.39	0.33829	NS
DRB1	09:01	1.13	0.66	2.07	0.64419	NS
DRB1	10:01	1.5	0.64	4.29	0.34885	NS
DRB1	11:01	1.14	0.87	1.51	0.34325	NS
DRB1	11:02	1.34	0.57	3.87	0.49736	NS
DRB1	11:03	0.3	0.06	1.96	0.084365	NS
DRB1	11:04	0.76	0.47	1.26	0.23828	NS
DRB1	12:01	0.95	0.56	1.7	0.83373	NS
DRB1	12:02	1.28	0.16	57.75	0.81698	NS
DRB1	13:01	1.03	0.77	1.4	0.82676	NS
DRB1	13:02	0.9	0.66	1.24	0.47452	NS
DRB1	13:03	1.03	0.54	2.18	0.92662	NS
DRB1	13:04	Inf	0.17	Inf	0.33885	NS
DRB1	14:01	0.89	0.56	1.47	0.60754	NS
DRB1	14:02	3.03	0.77	26.09	0.1099	NS
DRB1	14:04	0.37	0.02	21.58	0.39156	NS
DRB1	14:06	1.14	0.39	4.53	0.80392	NS
DRB1	15:01	0.92	0.75	1.15	0.46259	NS
DRB1	15:02	0.85	0.43	1.81	0.61683	NS
DRB1	15:03	0.7	0.36	1.45	0.26803	NS
DRB1	16:01	2.03	0.93	5.22	0.069107	NS
DRB1	16:02	0.97	0.4	2.86	0.95451	NS
DRB1	binned	Inf	0.12	Inf	0.39233	NS
DQA1	01:01	0.99	0.79	1.25	0.91498	NS
DQA1	01:02	0.9	0.76	1.07	0.21361	NS
DQA1	01:03	0.95	0.73	1.26	0.72587	NS
DQA1	01:04	0.94	0.58	1.61	0.80327	NS
DQA1	01:05	1.39	0.55	4.54	0.48597	NS
DQA1	02:01	0.92	0.76	1.13	0.40677	NS
DQA1	03:01	1.04	0.83	1.3	0.74931	NS
DQA1	03:02	1.18	0.62	2.48	0.60681	NS
DQA1	03:03	0.87	0.66	1.15	0.30244	NS
DQA1	04:01	0.94	0.67	1.34	0.71661	NS
DQA1	05:01	1.08	0.87	1.36	0.46076	NS
DQA1	05:03	1.71	0.74	4.88	0.20595	NS
DQA1	05:05	1.22	0.98	1.52	0.070676	NS
DQA1	05:09	0.18	0.01	2.52	0.055899	NS
DQA1	06:01	5.14	0.85	210.23	0.072997	NS
DQB1	02:01	1.03	0.83	1.3	0.75742	NS
DQB1	02:02	1	0.8	1.26	0.99338	NS
DQB1	03:01	1.09	0.92	1.3	0.31898	NS
DQB1	03:02	1.09	0.88	1.38	0.42577	NS
DQB1	03:03	0.78	0.56	1.1	0.12793	NS
DQB1	03:19	1.65	0.39	14.66	0.49902	NS
DQB1	04:01	0.18	0	14.35	0.17649	NS
DQB1	04:02	0.89	0.64	1.27	0.49738	NS
DQB1	05:01	1	0.8	1.25	0.98961	NS
DQB1	05:02	1.19	0.67	2.27	0.54409	NS
DQB1	05:03	0.99	0.62	1.62	0.94852	NS
DQB1	05:04	Inf	0.22	Inf	0.29473	NS
DQB1	06:01	0.84	0.42	1.87	0.6176	NS
DQB1	06:02	0.89	0.73	1.09	0.24074	NS
DQB1	06:03	1.02	0.76	1.38	0.90597	NS
DQB1	06:04	1.02	0.69	1.56	0.9169	NS
DQB1	06:09	0.83	0.42	1.77	0.57589	NS
DQB1	binned	Inf	0.03	Inf	0.54533	NS
DPB1	01:01	0.87	0.68	1.12	0.24745	NS
DPB1	02:01	1.02	0.84	1.24	0.86457	NS
DPB1	02:02	0.37	0.02	21.59	0.39188	NS
DPB1	03:01	0.88	0.7	1.12	0.28488	NS
DPB1	04:01	0.96	0.84	1.11	0.6084	NS
DPB1	04:02	1.19	0.96	1.48	0.11507	NS
DPB1	05:01	0.95	0.61	1.53	0.81677	NS
DPB1	06:02	1.13	0.47	3.28	0.78339	NS
DPB1	09:01	1.31	0.55	3.79	0.53155	NS
DPB1	10:01	1.78	0.95	3.68	0.067205	NS
DPB1	104:01:00	1.03	0.63	1.79	0.90396	NS
DPB1	11:01	1.1	0.63	2.05	0.73631	NS
DPB1	13:01	0.91	0.56	1.54	0.70618	NS
DPB1	14:01	1.15	0.65	2.2	0.62445	NS
DPB1	15:01	4.33	1.13	36.82	0.02696	*
DPB1	16:01	0.49	0.23	1.14	0.051075	NS
DPB1	17:01	1.25	0.72	2.32	0.42478	NS
DPB1	18:01	0.55	0.22	1.53	0.16194	NS
DPB1	19:01	1.47	0.52	5.72	0.46882	NS
DPB1	85:01:00	0.05	0	0.46	6.532e-05	*
DPB1	binned	0.37	0.08	2.26	0.13789	NS
