## Supplemental File 1 for "Minimal observed impact of HLA genotype on hospitalization and severity of SARS-CoV-2 infection": Locus_table.txt

Locus	Allele	Group.0	Group.1
A	01:01	134	737
A	02:01	271	1466
A	02:02	1	16
A	02:05	3	65
A	02:06	2	5
A	03:01	124	692
A	11:01	63	276
A	23:01	28	152
A	24:02:00	92	552
A	25:01:00	21	98
A	26:01:00	28	200
A	29:01:00	1	23
A	29:02:00	41	217
A	30:01:00	22	109
A	30:02:00	16	69
A	30:04:00	3	7
A	31:01:00	26	164
A	32:01:00	31	163
A	33:01:00	13	67
A	33:03:00	7	29
A	34:02:00	6	11
A	36:01:00	4	11
A	66:01:00	2	21
A	68:01:00	35	183
A	68:02:00	16	83
A	68:17:00	1	14
A	69:01:00	0	13
A	74:01:00	4	14
A	80:01:00	3	3
A	binned	2	10
B	07:02	122	634
B	07:05	2	25
B	08:01	95	481
B	13:02	23	115
B	14:01	7	59
B	14:02	27	174
B	15:01	53	290
B	15:03	6	28
B	15:10	4	34
B	15:16	1	9
B	15:17	2	20
B	15:18	2	9
B	18:01	51	244
B	27:02:00	1	5
B	27:05:00	31	158
B	35:01:00	67	369
B	35:02:00	16	73
B	35:03:00	10	89
B	35:05:00	1	9
B	35:08:00	7	28
B	35:43:00	0	9
B	37:01:00	15	65
B	38:01:00	22	124
B	38:02:00	2	4
B	39:01:00	11	51
B	39:05:00	4	26
B	39:06:00	2	30
B	39:09:00	2	14
B	40:01:00	50	239
B	40:02:00	12	127
B	40:04:00	0	6
B	40:06:00	0	6
B	41:01:00	5	23
B	41:02:00	1	25
B	42:01:00	7	24
B	44:02:00	88	387
B	44:03:00	59	321
B	44:05:00	1	10
B	45:01:00	7	47
B	47:01:00	2	18
B	48:01:00	4	20
B	49:01:00	12	92
B	50:01:00	7	62
B	51:01:00	48	306
B	52:01:00	11	54
B	53:01:00	12	68
B	54:01:00	2	5
B	55:01:00	12	92
B	56:01:00	8	41
B	57:01:00	34	166
B	57:03:00	4	19
B	58:01:00	10	72
B	58:02:00	10	24
B	binned	8	40
C	01:02	30	211
C	02:02	39	217
C	02:10	4	14
C	03:02	7	18
C	03:03	54	252
C	03:04	71	428
C	04:01	123	694
C	05:01	84	399
C	06:02	99	479
C	07:01	141	757
C	07:02	133	739
C	07:04	13	68
C	08:01	3	23
C	08:02	34	229
C	08:03	1	7
C	08:04	2	10
C	12:02	11	48
C	12:03	50	295
C	14:02	9	69
C	15:02	19	132
C	15:05	4	27
C	16:01	48	253
C	16:02	5	17
C	17:01	12	63
C	18:01	3	12
C	binned	2	16
DRB1	01:01	80	428
DRB1	01:02	15	86
DRB1	01:03	2	16
DRB1	03:01	101	615
DRB1	03:02	8	29
DRB1	04:01	94	413
DRB1	04:02	8	58
DRB1	04:03	2	17
DRB1	04:04	32	176
DRB1	04:05	8	40
DRB1	04:06	0	6
DRB1	04:07	25	173
DRB1	04:08	0	5
DRB1	04:10	1	8
DRB1	07:01	141	721
DRB1	08:01	21	99
DRB1	08:02	10	81
DRB1	08:03	2	17
DRB1	08:04	4	36
DRB1	09:01	16	99
DRB1	10:01	6	49
DRB1	11:01	68	419
DRB1	11:02	6	44
DRB1	11:03	3	5
DRB1	11:04	23	96
DRB1	12:01	17	88
DRB1	12:02	1	7
DRB1	13:01	58	327
DRB1	13:02	53	261
DRB1	13:03	11	62
DRB1	13:04	0	5
DRB1	14:01	23	112
DRB1	14:02	2	33
DRB1	14:04	1	2
DRB1	14:06	4	25
DRB1	15:01	118	602
DRB1	15:02	11	51
DRB1	15:03	12	46
DRB1	16:01	7	77
DRB1	16:02	6	32
DRB1	binned	0	4
DQA1	01:01	100	541
DQA1	01:02	207	1040
DQA1	01:03	69	361
DQA1	01:04	20	103
DQA1	01:05	5	38
DQA1	02:01	140	713
DQA1	03:01	105	593
DQA1	03:02	11	71
DQA1	03:03	71	341
DQA1	04:01	44	227
DQA1	05:01	108	635
DQA1	05:03	6	56
DQA1	05:05	111	721
DQA1	05:09	2	2
DQA1	06:01	1	28
DQB1	02:01	108	609
DQB1	02:02	101	552
DQB1	03:01	199	1165
DQB1	03:02	104	616
DQB1	03:03	47	202
DQB1	03:19	2	18
DQB1	04:01	1	1
DQB1	04:02	46	226
DQB1	05:01	108	590
DQB1	05:02	14	91
DQB1	05:03	23	124
DQB1	05:04	0	6
DQB1	06:01	10	46
DQB1	06:02	136	671
DQB1	06:03	59	328
DQB1	06:04	31	173
DQB1	06:09	11	50
DQB1	binned	0	2
DPB1	01:01	85	407
DPB1	02:01	139	771
DPB1	02:02	1	2
DPB1	03:01	101	494
DPB1	04:01	401	2145
DPB1	04:02	112	711
DPB1	05:01	25	130
DPB1	06:02	6	37
DPB1	09:01	6	43
DPB1	10:01	11	106
DPB1	104:01:00	19	107
DPB1	11:01	15	90
DPB1	13:01	21	105
DPB1	14:01	14	88
DPB1	15:01	2	47
DPB1	16:01	10	27
DPB1	17:01	15	102
DPB1	18:01	7	21
DPB1	19:01	4	32
DPB1	85:01:00	4	1
DPB1	binned	3	6
