## Supplemental File 1 for "Minimal observed impact of HLA genotype on hospitalization and severity of SARS-CoV-2 infection": AA_chisq.txt

Locus	Position	X.square	df	p.value	sig
A	Position.9	1.3233	3	0.7236	NS
A	Position.12	0.0013	1	0.97089	NS
A	Position.17	0.1838	1	0.66811	NS
A	Position.44	2.2496	1	0.13365	NS
A	Position.56	0.0335	1	0.8547	NS
A	Position.62	1.8746	4	0.75881	NS
A	Position.63	1.5377	2	0.46354	NS
A	Position.65	0.5237	1	0.46926	NS
A	Position.66	0.7301	1	0.39284	NS
A	Position.67	2.2496	1	0.13365	NS
A	Position.70	0.7246	1	0.39463	NS
A	Position.73	0.088	1	0.76668	NS
A	Position.74	0.066	1	0.79728	NS
A	Position.76	5.693	2	0.058048	NS
A	Position.77	4.4197	2	0.10972	NS
A	Position.79	0.0186	1	0.89155	NS
A	Position.80	0.0186	1	0.89155	NS
A	Position.81	0.0186	1	0.89155	NS
A	Position.82	0.0186	1	0.89155	NS
A	Position.83	0.0186	1	0.89155	NS
A	Position.90	0.7947	1	0.37269	NS
A	Position.95	0.9064	2	0.63559	NS
A	Position.97	0.4708	2	0.79027	NS
A	Position.105	2.0387	1	0.15334	NS
A	Position.107	0.066	1	0.79728	NS
A	Position.114	1.9381	3	0.58535	NS
A	Position.116	1.7101	3	0.63468	NS
A	Position.128	0.1843	1	0.66773	NS
A	Position.143	9e-04	1	0.97565	NS
A	Position.145	1.1979	1	0.27374	NS
A	Position.146	9e-04	1	0.97565	NS
A	Position.150	1.4103	1	0.23501	NS
A	Position.151	2.2496	1	0.13365	NS
A	Position.152	0.3253	1	0.56845	NS
A	Position.153	0.8588	4	0.93039	NS
A	Position.171	8.982	3	0.029531	*
A	Position.173	2.2496	1	0.13365	NS
A	Position.176	0.5386	1	0.46301	NS
A	Position.178	0.7512	1	0.38609	NS
A	Position.181	0.0787	1	0.779	NS
A	Position.182	0.0787	1	0.779	NS
B	Position.9	0.5248	2	0.76921	NS
B	Position.11	0.0076	1	0.93035	NS
B	Position.12	0.4359	1	0.50912	NS
B	Position.24	2.133	2	0.34421	NS
B	Position.35	0.3981	1	0.52805	NS
B	Position.37	1.296	1	0.25494	NS
B	Position.46	2.0754	1	0.1497	NS
B	Position.50	5.7681	3	0.12345	NS
B	Position.51	1.2973	1	0.25471	NS
B	Position.67	0.215	1	0.6429	NS
B	Position.68	3.1815	1	0.074478	NS
B	Position.70	0.5741	1	0.44864	NS
B	Position.71	0.5741	1	0.44864	NS
B	Position.72	6.2607	4	0.18051	NS
B	Position.74	2.1848	1	0.13938	NS
B	Position.75	6.8325	3	0.077431	NS
B	Position.76	2.1848	1	0.13938	NS
B	Position.86	3.6967	1	0.05452	NS
B	Position.89	0.6413	2	0.7257	NS
B	Position.92	0.3333	2	0.84651	NS
B	Position.93	0.4297	1	0.51215	NS
B	Position.94	0.24	1	0.62424	NS
B	Position.95	0.24	1	0.62424	NS
B	Position.107	0.2782	1	0.5979	NS
B	Position.108	0.5993	2	0.74107	NS
B	Position.110	3.4809	5	0.62629	NS
B	Position.116	0.1758	1	0.67501	NS
B	Position.126	0.3115	1	0.57679	NS
B	Position.127	0.8797	2	0.64413	NS
B	Position.129	3.7131	4	0.44622	NS
B	Position.144	0.3622	1	0.54728	NS
B	Position.156	4.0473	1	0.044241	*
B	Position.160	4.0473	1	0.044241	*
B	Position.165	0.3513	1	0.55336	NS
B	Position.169	6.7872	3	0.079	NS
B	Position.171	0.1355	1	0.71275	NS
B	Position.176	2.9237	2	0.23181	NS
B	Position.180	0.8307	1	0.36208	NS
B	Position.184	2.1433	1	0.1432	NS
B	Position.190	3.8732	1	0.049062	*
B	Position.191	7.8695	1	0.0050276	*
B	Position.193	3.8732	1	0.049062	*
C	Position.6	0.2573	1	0.61199	NS
C	Position.9	1.1811	3	0.75754	NS
C	Position.11	0.1055	1	0.74536	NS
C	Position.14	0.3858	1	0.53451	NS
C	Position.16	0.1659	1	0.68376	NS
C	Position.21	0.7396	1	0.3898	NS
C	Position.24	0.0164	1	0.89806	NS
C	Position.35	0.4128	1	0.52055	NS
C	Position.49	0.3858	1	0.53451	NS
C	Position.71	0.4803	1	0.48829	NS
C	Position.78	0.7927	1	0.3733	NS
C	Position.82	0.1125	1	0.73729	NS
C	Position.85	0.1125	1	0.73729	NS
C	Position.95	0.313	1	0.57587	NS
C	Position.96	0.0013	1	0.97089	NS
C	Position.99	1.6504	1	0.1989	NS
C	Position.100	2.5557	2	0.27863	NS
C	Position.102	2.835	1	0.092232	NS
C	Position.104	3.7033	3	0.29534	NS
C	Position.108	0.7784	1	0.37764	NS
C	Position.118	0.5608	1	0.45393	NS
C	Position.119	1.9631	1	0.16118	NS
C	Position.121	2.8563	3	0.41432	NS
C	Position.143	0.4408	1	0.50675	NS
C	Position.159	0.5256	1	0.46847	NS
C	Position.164	0.0041	2	0.99795	NS
C	Position.168	3.3426	4	0.5022	NS
C	Position.175	1.8159	2	0.40335	NS
C	Position.185	0.7784	1	0.37764	NS
C	Position.201	0.0822	1	0.77428	NS
DRB1	Position.9	2.1303	2	0.34468	NS
DRB1	Position.10	1.0938	2	0.57873	NS
DRB1	Position.11	3.3399	5	0.64773	NS
DRB1	Position.12	0.1973	1	0.6569	NS
DRB1	Position.13	2.0693	5	0.83947	NS
DRB1	Position.14	0	1	1	NS
DRB1	Position.16	0.0283	1	0.86636	NS
DRB1	Position.25	0	1	1	NS
DRB1	Position.27	0.5414	2	0.76284	NS
DRB1	Position.29	0.1564	2	0.92479	NS
DRB1	Position.31	2.119	5	0.83244	NS
DRB1	Position.32	1.3974	2	0.49723	NS
DRB1	Position.33	0.7464	1	0.38761	NS
DRB1	Position.34	0.4175	1	0.51817	NS
DRB1	Position.38	3.1721	4	0.52945	NS
DRB1	Position.39	0.042	1	0.83758	NS
DRB1	Position.48	0.0758	1	0.78304	NS
DRB1	Position.58	0.3162	3	0.95695	NS
DRB1	Position.59	0.1194	1	0.72968	NS
DRB1	Position.61	0.3082	2	0.8572	NS
DRB1	Position.68	0.1097	2	0.94664	NS
DRB1	Position.71	0.8087	2	0.66742	NS
DRB1	Position.72	5.8037	3	0.12156	NS
DRB1	Position.74	0.0209	1	0.88512	NS
DRB1	Position.75	1.4082	4	0.84278	NS
DRB1	Position.78	0.0469	1	0.8285	NS
DRB1	Position.79	0.001	1	0.97477	NS
DRB1	Position.86	0.4364	1	0.50887	NS
DRB1	Position.87	0.8408	1	0.35915	NS
DQA1	Position.11	0.5514	1	0.45775	NS
DQA1	Position.18	0.5514	1	0.45775	NS
DQA1	Position.25	0.0772	1	0.7812	NS
DQA1	Position.26	0.5933	1	0.44116	NS
DQA1	Position.34	0.0683	1	0.79385	NS
DQA1	Position.40	0	1	1	NS
DQA1	Position.41	0.1215	1	0.72744	NS
DQA1	Position.45	0.5514	1	0.45775	NS
DQA1	Position.47	1.0937	3	0.7786	NS
DQA1	Position.48	0.5514	1	0.45775	NS
DQA1	Position.50	0.9219	2	0.63069	NS
DQA1	Position.51	0	1	1	NS
DQA1	Position.52	0.7082	2	0.70181	NS
DQA1	Position.53	0.9219	2	0.63069	NS
DQA1	Position.54	0	1	1	NS
DQA1	Position.55	0.5514	1	0.45775	NS
DQA1	Position.56	1.0893	2	0.58005	NS
DQA1	Position.61	0.5514	1	0.45775	NS
DQA1	Position.64	0.5514	1	0.45775	NS
DQA1	Position.66	0.5514	1	0.45775	NS
DQA1	Position.69	1.4014	2	0.49624	NS
DQA1	Position.75	0.0941	1	0.759	NS
DQA1	Position.76	1.0893	2	0.58005	NS
DQA1	Position.80	0.5514	1	0.45775	NS
DQB1	Position.9	1.7443	2	0.41806	NS
DQB1	Position.13	0	1	1	NS
DQB1	Position.14	0.2567	1	0.6124	NS
DQB1	Position.26	0.9755	2	0.614	NS
DQB1	Position.28	0.1987	1	0.6558	NS
DQB1	Position.30	0.4551	2	0.79649	NS
DQB1	Position.37	0.8828	2	0.64313	NS
DQB1	Position.38	0.9512	1	0.32942	NS
DQB1	Position.45	0.0019	1	0.96519	NS
DQB1	Position.46	0.1987	1	0.6558	NS
DQB1	Position.47	0.1987	1	0.6558	NS
DQB1	Position.52	0.1987	1	0.6558	NS
DQB1	Position.53	0.0783	1	0.77955	NS
DQB1	Position.55	1.2846	2	0.52609	NS
DQB1	Position.56	0.2161	1	0.642	NS
DQB1	Position.57	0.4029	2	0.81755	NS
DQB1	Position.66	0.8763	1	0.34921	NS
DQB1	Position.67	0.8763	1	0.34921	NS
DQB1	Position.70	0.6116	2	0.73655	NS
DQB1	Position.71	1.5227	3	0.67704	NS
DQB1	Position.74	1.5219	2	0.46722	NS
DQB1	Position.75	1.2677	1	0.2602	NS
DQB1	Position.77	0.666	1	0.41445	NS
DQB1	Position.84	0.0783	1	0.77955	NS
DQB1	Position.85	0.0783	1	0.77955	NS
DQB1	Position.86	0.5173	2	0.77211	NS
DQB1	Position.87	0.1659	2	0.92038	NS
DQB1	Position.89	0.0783	1	0.77955	NS
DQB1	Position.90	0.0783	1	0.77955	NS
DPB1	Position.8	1.2465	1	0.26422	NS
DPB1	Position.9	1.8833	2	0.38998	NS
DPB1	Position.11	0.287	1	0.59214	NS
DPB1	Position.42	1.8009	2	0.40639	NS
DPB1	Position.43	1.8108	1	0.17842	NS
DPB1	Position.62	2.5804	2	0.27522	NS
DPB1	Position.63	2.2771	1	0.1313	NS
DPB1	Position.64	0.0013	1	0.97126	NS
DPB1	Position.72	0.0503	1	0.82259	NS
DPB1	Position.76	0.2977	2	0.8617	NS
DPB1	Position.83	1.7001	2	0.4274	NS
DPB1	Position.92	0.4351	1	0.5095	NS
DPB1	Position.93	0.4351	1	0.5095	NS
DPB1	Position.94	0.4351	1	0.5095	NS
