## Supplemental File 1 for "Minimal observed impact of HLA genotype on hospitalization and severity of SARS-CoV-2 infection": AA_freqs.txt

Locus	Position	Residue	Group.0	Group.1
A	Position.9	F	0.00141	0.01137
A	Position.9	S	0.00076	0.00509
A	Position.9	T	0.00035	0.00282
A	Position.9	Y	0.00058	0.00511
A	Position.12	M	9e-05	0.00078
A	Position.12	V	0.003	0.02361
A	Position.17	R	0.00292	0.02326
A	Position.17	S	0.00018	0.00113
A	Position.44	K	0.00019	0.00248
A	Position.44	R	0.0029	0.02191
A	Position.56	G	0.00279	0.02222
A	Position.56	R	3e-04	0.00217
A	Position.62	E	0.00058	0.00396
A	Position.62	G	9e-04	0.00676
A	Position.62	L	0.00011	0.00111
A	Position.62	Q	0.00104	0.00809
A	Position.62	R	0.00047	0.00447
A	Position.63	E	0.00251	0.01882
A	Position.63	N	0.00047	0.00447
A	Position.63	Q	0.00011	0.00111
A	Position.65	G	0.00058	0.00396
A	Position.65	R	0.00251	0.02043
A	Position.66	K	0.00148	0.01073
A	Position.66	N	0.00162	0.01366
A	Position.67	M	0.00019	0.00248
A	Position.67	V	0.0029	0.02191
A	Position.70	H	0.00211	0.01747
A	Position.70	Q	0.00098	0.00692
A	Position.73	I	0.00025	0.00171
A	Position.73	T	0.00285	0.02268
A	Position.74	D	0.0022	0.01763
A	Position.74	H	9e-04	0.00676
A	Position.76	A	4e-04	0.00503
A	Position.76	E	0.00067	0.00507
A	Position.76	V	0.00202	0.01429
A	Position.77	D	0.00202	0.01429
A	Position.77	N	0.00105	0.00954
A	Position.77	S	2e-05	0.00056
A	Position.79	G	0.0025	0.01986
A	Position.79	R	6e-04	0.00453
A	Position.80	I	6e-04	0.00453
A	Position.80	T	0.0025	0.01986
A	Position.81	A	6e-04	0.00453
A	Position.81	L	0.0025	0.01986
A	Position.82	L	6e-04	0.00453
A	Position.82	R	0.0025	0.01986
A	Position.83	G	0.0025	0.01986
A	Position.83	R	6e-04	0.00453
A	Position.90	A	0.00258	0.0196
A	Position.90	D	0.00051	0.00479
A	Position.95	I	0.00162	0.01366
A	Position.95	L	6e-04	0.00445
A	Position.95	V	0.00088	0.00628
A	Position.97	I	9e-04	0.00648
A	Position.97	M	0.00111	0.00891
A	Position.97	R	0.00109	0.009
A	Position.105	P	0.00062	0.00614
A	Position.105	S	0.00248	0.01825
A	Position.107	G	0.0022	0.01763
A	Position.107	W	9e-04	0.00676
A	Position.114	E	0.00018	0.00113
A	Position.114	H	0.00156	0.01151
A	Position.114	Q	0.00037	0.00372
A	Position.114	R	0.00098	0.00803
A	Position.116	D	0.00134	0.01147
A	Position.116	H	0.00018	0.00113
A	Position.116	V	2e-05	0.00028
A	Position.116	Y	0.00156	0.01151
A	Position.128	K	0.00172	0.01308
A	Position.128	N	0.00137	0.01131
A	Position.143	I	0.00195	0.01527
A	Position.143	T	0.00114	0.00912
A	Position.145	K	0.00235	0.01753
A	Position.145	Q	0.00074	0.00686
A	Position.146	H	0.00114	0.00912
A	Position.146	R	0.00195	0.01527
A	Position.150	A	0.00299	0.02294
A	Position.150	T	0.00011	0.00145
A	Position.151	A	0.0029	0.02191
A	Position.151	V	0.00019	0.00248
A	Position.152	H	0.00248	0.019
A	Position.152	R	0.00062	0.00539
A	Position.153	A	4e-04	0.00334
A	Position.153	E	0.00042	0.00346
A	Position.153	R	5e-05	0.00052
A	Position.153	V	0.00211	0.01648
A	Position.153	W	0.00011	0.00058
A	Position.171	L	0.00181	0.01368
A	Position.171	Q	7e-04	0.00392
A	Position.171	R	0.00019	0.00248
A	Position.171	W	0.00039	0.00431
A	Position.173	A	0.0029	0.02191
A	Position.173	V	0.00019	0.00248
A	Position.176	D	0.00032	0.00201
A	Position.176	E	0.00278	0.02238
A	Position.178	R	0.00051	0.00477
A	Position.178	T	0.00258	0.01962
A	Position.181	D	0.00077	0.00642
A	Position.181	E	0.00232	0.01797
A	Position.182	G	0.00077	0.00642
A	Position.182	W	0.00232	0.01797
B	Position.9	D	0.00014	0.00118
B	Position.9	H	0.00055	0.00483
B	Position.9	Y	0.00233	0.0178
B	Position.11	A	0.00209	0.01666
B	Position.11	S	0.00093	0.00715
B	Position.12	M	0.0019	0.0157
B	Position.12	V	0.00111	0.00811
B	Position.24	A	0.00111	0.00902
B	Position.24	S	0.00113	0.00772
B	Position.24	T	0.00077	0.00707
B	Position.35	D	0.00286	0.02291
B	Position.35	G	0.00015	9e-04
B	Position.37	L	0.00072	0.00674
B	Position.37	Q	0.0023	0.01707
B	Position.46	A	0.00235	0.01723
B	Position.46	T	0.00067	0.00658
B	Position.50	E	0.00113	0.00739
B	Position.50	K	0.00062	0.00625
B	Position.50	M	0.00022	0.00249
B	Position.50	T	0.00105	0.00768
B	Position.51	A	0.00022	0.00249
B	Position.51	E	0.0028	0.02131
B	Position.67	G	0.00012	0.00122
B	Position.67	R	0.0029	0.02259
B	Position.68	E	0.00117	0.01098
B	Position.68	N	0.00185	0.01283
B	Position.70	Q	0.0029	0.02245
B	Position.70	R	0.00012	0.00136
B	Position.71	I	0.0029	0.02245
B	Position.71	N	0.00012	0.00136
B	Position.72	C	5e-04	0.00356
B	Position.72	F	0.00086	0.00682
B	Position.72	M	0.00012	0.00136
B	Position.72	S	0.00111	0.00994
B	Position.72	Y	0.00043	0.00214
B	Position.74	A	0.00065	0.00399
B	Position.74	T	0.00237	0.01982
B	Position.75	K	1e-04	0.00049
B	Position.75	N	0.00237	0.01982
B	Position.75	Q	0.00043	0.00214
B	Position.75	S	0.00012	0.00136
B	Position.76	A	0.00065	0.00399
B	Position.76	T	0.00237	0.01982
B	Position.86	D	0.00093	0.00564
B	Position.86	Y	0.00209	0.01817
B	Position.89	D	0.00012	0.00081
B	Position.89	N	0.00096	0.00825
B	Position.89	S	0.00194	0.01475
B	Position.92	I	0.00058	0.00493
B	Position.92	N	0.00194	0.01475
B	Position.92	T	5e-04	0.00413
B	Position.93	A	0.00096	0.00825
B	Position.93	L	0.00206	0.01556
B	Position.94	L	0.00108	0.00906
B	Position.94	R	0.00194	0.01475
B	Position.95	G	0.00194	0.01475
B	Position.95	R	0.00108	0.00906
B	Position.107	I	0.00091	0.00772
B	Position.107	T	0.00211	0.01609
B	Position.108	I	0.00093	0.00798
B	Position.108	L	0.00154	0.01153
B	Position.108	W	0.00055	0.0043
B	Position.110	N	1e-04	0.00049
B	Position.110	R	0.00151	0.01328
B	Position.110	S	0.00063	0.00491
B	Position.110	T	0.00048	0.00308
B	Position.110	V	9e-05	0.00067
B	Position.110	W	0.00021	0.00138
B	Position.116	L	7e-04	0.00597
B	Position.116	V	0.00232	0.01784
B	Position.126	H	0.00232	0.01772
B	Position.126	Y	7e-04	0.00609
B	Position.127	D	0.00141	0.01159
B	Position.127	H	0.00012	0.00067
B	Position.127	N	0.00149	0.01155
B	Position.129	D	0.00045	0.00365
B	Position.129	F	0.00048	0.00369
B	Position.129	L	0.00017	0.00161
B	Position.129	S	0.00069	0.00666
B	Position.129	Y	0.00124	0.00819
B	Position.144	R	0.00077	0.00552
B	Position.144	S	0.00225	0.01829
B	Position.156	S	0.00021	0.00081
B	Position.156	T	0.00281	0.023
B	Position.160	L	0.00021	0.00081
B	Position.160	W	0.00281	0.023
B	Position.165	E	0.00105	0.00764
B	Position.165	V	0.00197	0.01617
B	Position.169	D	0.00036	0.00318
B	Position.169	L	0.00226	0.01756
B	Position.169	R	0.00031	0.00153
B	Position.169	W	9e-05	0.00153
B	Position.171	A	0.00283	0.02206
B	Position.171	T	0.00019	0.00175
B	Position.176	E	0.00074	0.0046
B	Position.176	L	0.00149	0.0131
B	Position.176	T	0.00079	0.00611
B	Position.180	S	0.00033	0.00324
B	Position.180	W	0.00269	0.02057
B	Position.184	H	0.00069	0.00424
B	Position.184	Y	0.00233	0.01957
B	Position.190	D	0.00072	0.00415
B	Position.190	E	0.0023	0.01966
B	Position.191	K	0.00051	0.00232
B	Position.191	T	0.0025	0.02149
B	Position.193	E	0.00072	0.00415
B	Position.193	Q	0.0023	0.01966
C	Position.6	K	0.00017	0.00173
C	Position.6	R	0.00406	0.0316
C	Position.9	D	0.0013	0.01009
C	Position.9	F	0.00017	0.00173
C	Position.9	S	0.00084	0.00575
C	Position.9	Y	0.00192	0.01576
C	Position.11	A	0.00322	0.02585
C	Position.11	S	0.00101	0.00748
C	Position.14	R	0.00346	0.028
C	Position.14	W	0.00077	0.00534
C	Position.16	G	0.00401	0.03196
C	Position.16	S	0.00022	0.00138
C	Position.21	H	0.00072	0.00671
C	Position.21	R	0.00351	0.02662
C	Position.24	A	0.00276	0.02151
C	Position.24	S	0.00146	0.01183
C	Position.35	Q	0.00058	0.00388
C	Position.35	R	0.00365	0.02946
C	Position.49	A	0.00346	0.028
C	Position.49	E	0.00077	0.00534
C	Position.71	K	0.00372	0.0286
C	Position.71	N	5e-04	0.00473
C	Position.78	A	0.0025	0.0184
C	Position.78	T	0.00173	0.01493
C	Position.82	N	0.00171	0.0129
C	Position.82	S	0.00252	0.02043
C	Position.85	K	0.00171	0.0129
C	Position.85	N	0.00252	0.02043
C	Position.95	A	0.00216	0.0179
C	Position.95	D	0.00207	0.01543
C	Position.96	G	0.00411	0.03226
C	Position.96	R	0.00012	0.00107
C	Position.99	I	5e-04	0.00534
C	Position.99	T	0.00372	0.028
C	Position.100	F	0	3e-04
C	Position.100	I	0.00062	0.00586
C	Position.100	L	0.0036	0.02717
C	Position.102	R	0.00336	0.02442
C	Position.102	W	0.00086	0.00891
C	Position.104	C	0.00017	0.00173
C	Position.104	F	0.00086	0.0058
C	Position.104	S	0.00062	0.00371
C	Position.104	Y	0.00257	0.02208
C	Position.108	L	0.00382	0.02924
C	Position.108	V	0.00041	0.0041
C	Position.118	H	1e-04	0.00124
C	Position.118	Y	0.00413	0.0321
C	Position.119	D	0.00274	0.02343
C	Position.119	N	0.00149	0.0099
C	Position.121	F	0.00149	0.01026
C	Position.121	L	1e-04	0.00118
C	Position.121	S	0.00207	0.01617
C	Position.121	Y	0.00058	0.00572
C	Position.143	K	5e-04	0.00333
C	Position.143	T	0.00372	0.03001
C	Position.159	L	0.00115	0.00814
C	Position.159	W	0.00307	0.02519
C	Position.164	A	0.00122	0.00971
C	Position.164	E	0.00293	0.02307
C	Position.164	T	7e-05	0.00055
C	Position.168	D	0	3e-04
C	Position.168	L	0.00173	0.01375
C	Position.168	Q	0.00019	0.0022
C	Position.168	R	0.00154	0.01084
C	Position.168	W	0.00077	0.00624
C	Position.175	E	0.00034	0.00201
C	Position.175	L	0.00041	0.0041
C	Position.175	T	0.00348	0.02723
C	Position.185	E	0.00382	0.02924
C	Position.185	K	0.00041	0.0041
C	Position.201	E	0.00365	0.02915
C	Position.201	K	0.00058	0.00418
DRB1	Position.9	E	0.00258	0.02216
DRB1	Position.9	K	1e-04	0.00091
DRB1	Position.9	W	0.00169	0.01141
DRB1	Position.10	E	2e-05	0.00046
DRB1	Position.10	Q	0.00248	0.01861
DRB1	Position.10	Y	0.00186	0.01542
DRB1	Position.11	D	1e-04	0.00091
DRB1	Position.11	G	0.00057	0.00452
DRB1	Position.11	L	0.00047	0.00285
DRB1	Position.11	P	0.00065	0.00404
DRB1	Position.11	S	0.00186	0.01542
DRB1	Position.11	V	0.00072	0.00674
DRB1	Position.12	K	0.00251	0.01906
DRB1	Position.12	T	0.00186	0.01542
DRB1	Position.13	F	6e-04	0.00421
DRB1	Position.13	G	4e-04	0.00339
DRB1	Position.13	H	7e-04	0.00629
DRB1	Position.13	R	0.00065	0.00404
DRB1	Position.13	S	0.00147	0.01203
DRB1	Position.13	Y	0.00057	0.00452
DRB1	Position.14	E	0.0038	0.02996
DRB1	Position.14	K	0.00057	0.00452
DRB1	Position.16	H	0.00397	0.0311
DRB1	Position.16	Y	4e-04	0.00339
DRB1	Position.25	Q	0.00057	0.00452
DRB1	Position.25	R	0.0038	0.02996
DRB1	Position.27	F	0.00323	0.02609
DRB1	Position.27	L	6e-04	0.00404
DRB1	Position.27	Y	0.00055	0.00435
DRB1	Position.29	D	0.00288	0.02299
DRB1	Position.29	E	0.00139	0.01058
DRB1	Position.29	H	1e-04	0.00091
DRB1	Position.31	C	0.00047	0.00285
DRB1	Position.31	G	1e-04	0.00091
DRB1	Position.31	H	0.00015	0.00102
DRB1	Position.31	L	0.00057	0.00452
DRB1	Position.31	R	2e-05	0.00046
DRB1	Position.31	Y	0.00306	0.02472
DRB1	Position.32	F	0.00378	0.03027
DRB1	Position.32	I	0.00057	0.00376
DRB1	Position.32	V	2e-05	0.00046
DRB1	Position.33	H	0.00112	0.01001
DRB1	Position.33	Y	0.00325	0.02447
DRB1	Position.34	H	7e-04	0.00629
DRB1	Position.34	N	0.00368	0.02819
DRB1	Position.38	F	0.00062	0.00478
DRB1	Position.38	L	1e-04	0.00074
DRB1	Position.38	N	0.00104	0.00947
DRB1	Position.38	S	0.00112	0.00694
DRB1	Position.38	Y	0.00149	0.01255
DRB1	Position.39	binned	0.00012	0.00119
DRB1	Position.39	V	0.00425	0.03329
DRB1	Position.48	F	0.00174	0.01323
DRB1	Position.48	Y	0.00263	0.02125
DRB1	Position.58	A	5e-05	0.00026
DRB1	Position.58	D	0.00338	0.02663
DRB1	Position.58	S	0.00017	0.00142
DRB1	Position.58	V	0.00077	0.00617
DRB1	Position.59	A	0.00397	0.03172
DRB1	Position.59	E	4e-04	0.00276
DRB1	Position.61	H	5e-05	0.00026
DRB1	Position.61	S	0.00077	0.00617
DRB1	Position.61	Y	0.00355	0.02805
DRB1	Position.68	F	0.00084	0.00632
DRB1	Position.68	I	0.00157	0.0126
DRB1	Position.68	L	0.00196	0.01556
DRB1	Position.71	D	0.00186	0.01565
DRB1	Position.71	Q	0.00234	0.01721
DRB1	Position.71	R	0.00017	0.00162
DRB1	Position.72	A	0.00052	0.00304
DRB1	Position.72	E	3e-04	0.00398
DRB1	Position.72	K	0.00079	0.00518
DRB1	Position.72	R	0.00276	0.02228
DRB1	Position.74	A	0.00328	0.02615
DRB1	Position.74	G	0.00109	0.00834
DRB1	Position.75	A	0.00246	0.01838
DRB1	Position.75	E	0.00052	0.00512
DRB1	Position.75	L	3e-04	0.00265
DRB1	Position.75	Q	0.00057	0.00452
DRB1	Position.75	R	0.00052	0.00381
DRB1	Position.78	N	0.00052	0.00381
DRB1	Position.78	T	0.00385	0.03067
DRB1	Position.79	V	0.00067	0.00543
DRB1	Position.79	Y	0.0037	0.02905
DRB1	Position.86	A	3e-04	0.00182
DRB1	Position.86	V	0.00407	0.03266
DRB1	Position.87	G	0.00253	0.02134
DRB1	Position.87	V	0.00184	0.01314
DQA1	Position.11	C	0.00165	0.01176
DQA1	Position.11	Y	0.00363	0.02991
DQA1	Position.18	F	0.00165	0.01176
DQA1	Position.18	S	0.00363	0.02991
DQA1	Position.25	F	0.00093	0.00784
DQA1	Position.25	Y	0.00435	0.03383
DQA1	Position.26	S	0.00099	0.00901
DQA1	Position.26	T	0.00429	0.03266
DQA1	Position.34	E	0.00228	0.01856
DQA1	Position.34	Q	0.003	0.0231
DQA1	Position.40	E	0.0033	0.02606
DQA1	Position.40	G	0.00198	0.01561
DQA1	Position.41	K	0.00027	0.00254
DQA1	Position.41	R	0.00501	0.03912
DQA1	Position.45	A	0.00165	0.01176
DQA1	Position.45	V	0.00363	0.02991
DQA1	Position.47	C	0.00198	0.01561
DQA1	Position.47	K	0.00066	0.00529
DQA1	Position.47	Q	0.00099	0.00901
DQA1	Position.47	R	0.00165	0.01176
DQA1	Position.48	L	0.00363	0.02991
DQA1	Position.48	W	0.00165	0.01176
DQA1	Position.50	E	0.00165	0.01176
DQA1	Position.50	L	0.00165	0.0143
DQA1	Position.50	V	0.00198	0.01561
DQA1	Position.51	F	0.0033	0.02606
DQA1	Position.51	L	0.00198	0.01561
DQA1	Position.52	H	0.00066	0.00529
DQA1	Position.52	R	0.00297	0.02461
DQA1	Position.52	S	0.00165	0.01176
DQA1	Position.53	K	0.00165	0.01176
DQA1	Position.53	Q	0.00198	0.01561
DQA1	Position.53	R	0.00165	0.0143
DQA1	Position.54	F	0.00462	0.03637
DQA1	Position.54	L	0.00066	0.00529
DQA1	Position.55	G	0.00165	0.01176
DQA1	Position.55	R	0.00363	0.02991
DQA1	Position.56	G	0.00165	0.01176
DQA1	Position.56	InDel	0.00264	0.0209
DQA1	Position.56	R	0.00099	0.00901
DQA1	Position.61	F	0.00363	0.02991
DQA1	Position.61	G	0.00165	0.01176
DQA1	Position.64	R	0.00165	0.01176
DQA1	Position.64	T	0.00363	0.02991
DQA1	Position.66	I	0.00363	0.02991
DQA1	Position.66	M	0.00165	0.01176
DQA1	Position.69	A	0.00165	0.01176
DQA1	Position.69	L	0.00312	0.02651
DQA1	Position.69	T	0.00051	0.0034
DQA1	Position.75	I	0.00381	0.02946
DQA1	Position.75	S	0.00147	0.0122
DQA1	Position.76	L	0.00264	0.0209
DQA1	Position.76	M	0.00165	0.01176
DQA1	Position.76	V	0.00099	0.00901
DQA1	Position.80	S	0.00363	0.02991
DQA1	Position.80	Y	0.00165	0.01176
DQB1	Position.9	F	0.00087	0.00575
DQB1	Position.9	L	7e-05	0.00037
DQB1	Position.9	Y	0.00343	0.02837
DQB1	Position.13	A	0.00112	0.00876
DQB1	Position.13	G	0.00325	0.02572
DQB1	Position.14	L	0.00055	0.00376
DQB1	Position.14	M	0.00383	0.03073
DQB1	Position.26	G	0.00099	0.0068
DQB1	Position.26	L	0.00226	0.01892
DQB1	Position.26	Y	0.00112	0.00876
DQB1	Position.28	S	0.00097	0.00703
DQB1	Position.28	T	0.0034	0.02746
DQB1	Position.30	H	0.00072	0.00623
DQB1	Position.30	S	0.00097	0.00703
DQB1	Position.30	Y	0.00268	0.02122
DQB1	Position.37	D	7e-05	0.00037
DQB1	Position.37	I	0.00097	0.00703
DQB1	Position.37	Y	0.00333	0.02709
DQB1	Position.38	A	0.00278	0.02333
DQB1	Position.38	V	0.00159	0.01115
DQB1	Position.45	E	0.00104	0.00839
DQB1	Position.45	G	0.00333	0.02609
DQB1	Position.46	E	0.00097	0.00703
DQB1	Position.46	V	0.0034	0.02746
DQB1	Position.47	F	0.00097	0.00703
DQB1	Position.47	Y	0.0034	0.02746
DQB1	Position.52	L	0.00097	0.00703
DQB1	Position.52	P	0.0034	0.02746
DQB1	Position.53	L	0.00311	0.02495
DQB1	Position.53	Q	0.00127	0.00953
DQB1	Position.55	L	0.00097	0.00703
DQB1	Position.55	P	0.00169	0.01488
DQB1	Position.55	R	0.00171	0.01258
DQB1	Position.56	L	0.00045	0.00304
DQB1	Position.56	P	0.00393	0.03144
DQB1	Position.57	A	0.00149	0.0126
DQB1	Position.57	D	0.00231	0.01753
DQB1	Position.57	V	0.00057	0.00435
DQB1	Position.66	D	0.00149	0.01044
DQB1	Position.66	E	0.00288	0.02404
DQB1	Position.67	I	0.00149	0.01044
DQB1	Position.67	V	0.00288	0.02404
DQB1	Position.70	E	0.00045	0.00304
DQB1	Position.70	G	0.00112	0.00836
DQB1	Position.70	R	0.00281	0.02307
DQB1	Position.71	A	0.00055	0.00376
DQB1	Position.71	D	0.00045	0.00304
DQB1	Position.71	K	0.00097	0.00703
DQB1	Position.71	T	0.00241	0.02066
DQB1	Position.74	A	0.00097	0.00703
DQB1	Position.74	E	0.00241	0.02066
DQB1	Position.74	S	0.00099	0.0068
DQB1	Position.75	L	0.00241	0.02066
DQB1	Position.75	V	0.00196	0.01383
DQB1	Position.77	R	0.00152	0.01078
DQB1	Position.77	T	0.00286	0.0237
DQB1	Position.84	E	0.00127	0.00953
DQB1	Position.84	Q	0.00311	0.02495
DQB1	Position.85	L	0.00311	0.02495
DQB1	Position.85	V	0.00127	0.00953
DQB1	Position.86	A	0.00119	0.00873
DQB1	Position.86	E	0.00311	0.02495
DQB1	Position.86	G	7e-05	8e-04
DQB1	Position.87	F	0.00065	0.00498
DQB1	Position.87	L	0.00311	0.02495
DQB1	Position.87	Y	0.00062	0.00455
DQB1	Position.89	G	0.00127	0.00953
DQB1	Position.89	T	0.00311	0.02495
DQB1	Position.90	I	0.00127	0.00953
DQB1	Position.90	T	0.00311	0.02495
DPB1	Position.8	L	0.0069	0.05127
DPB1	Position.8	V	0.00216	0.02016
DPB1	Position.9	F	0.0069	0.05127
DPB1	Position.9	H	0.00051	0.00583
DPB1	Position.9	Y	0.00165	0.01432
DPB1	Position.11	G	0.00751	0.05781
DPB1	Position.11	L	0.00154	0.01361
DPB1	Position.42	F	0.00787	0.0607
DPB1	Position.42	L	0.00031	0.00171
DPB1	Position.42	Y	0.00087	0.00902
DPB1	Position.43	A	0.00443	0.03082
DPB1	Position.43	V	0.00463	0.04061
DPB1	Position.62	A	0.00443	0.03082
DPB1	Position.62	D	0.00432	0.03866
DPB1	Position.62	E	0.00031	0.00194
DPB1	Position.63	A	0.00473	0.03277
DPB1	Position.63	E	0.00432	0.03866
DPB1	Position.64	D	0.00129	0.00984
DPB1	Position.64	E	0.00777	0.06159
DPB1	Position.72	I	0.00782	0.06235
DPB1	Position.72	L	0.00124	0.00908
DPB1	Position.76	E	0.00196	0.01609
DPB1	Position.76	K	0.00695	0.05375
DPB1	Position.76	R	0.00015	0.00159
DPB1	Position.83	I	1e-04	0.00147
DPB1	Position.83	M	0.00726	0.05434
DPB1	Position.83	V	0.0017	0.01562
DPB1	Position.92	E	0.00252	0.02186
DPB1	Position.92	G	0.00654	0.04956
DPB1	Position.93	A	0.00252	0.02186
DPB1	Position.93	P	0.00654	0.04956
DPB1	Position.94	M	0.00654	0.04956
DPB1	Position.94	V	0.00252	0.02186
