## Supplemental File 1 for "Minimal observed impact of HLA genotype on hospitalization and severity of SARS-CoV-2 infection": AA_OR.txt

Locus	Position	Residue	OR	CI.lower	CI.upper	p.value	sig
A	Position.9	F	1.05	0.75	1.46	0.7726	NS
A	Position.9	S	0.82	0.56	1.21	0.28166	NS
A	Position.9	T	1.02	0.61	1.77	0.94197	NS
A	Position.9	Y	1.15	0.76	1.78	0.4993	NS
A	Position.12	M	1.14	0.44	3.75	0.7897	NS
A	Position.12	V	0.88	0.27	2.28	0.7897	NS
A	Position.17	R	1.24	0.55	2.52	0.5364	NS
A	Position.17	S	0.8	0.4	1.8	0.5364	NS
A	Position.44	K	1.69	0.89	3.56	0.10175	NS
A	Position.44	R	0.59	0.28	1.12	0.10175	NS
A	Position.56	G	1.09	0.6	1.89	0.74593	NS
A	Position.56	R	0.91	0.53	1.67	0.74593	NS
A	Position.62	E	0.84	0.55	1.31	0.40532	NS
A	Position.62	G	0.94	0.66	1.36	0.72873	NS
A	Position.62	L	1.35	0.57	3.89	0.49478	NS
A	Position.62	Q	0.98	0.7	1.4	0.92568	NS
A	Position.62	R	1.24	0.79	1.99	0.33629	NS
A	Position.63	E	0.78	0.5	1.17	0.22178	NS
A	Position.63	N	1.24	0.79	1.99	0.33629	NS
A	Position.63	Q	1.35	0.57	3.89	0.49478	NS
A	Position.65	G	0.84	0.55	1.31	0.40532	NS
A	Position.65	R	1.19	0.76	1.81	0.40532	NS
A	Position.66	K	0.86	0.62	1.2	0.34946	NS
A	Position.66	N	1.16	0.84	1.62	0.34946	NS
A	Position.67	M	1.69	0.89	3.56	0.10175	NS
A	Position.67	V	0.59	0.28	1.12	0.10175	NS
A	Position.70	H	1.18	0.82	1.67	0.34707	NS
A	Position.70	Q	0.85	0.6	1.22	0.34707	NS
A	Position.73	I	0.87	0.48	1.7	0.65024	NS
A	Position.73	T	1.15	0.59	2.09	0.65024	NS
A	Position.74	D	1.06	0.73	1.52	0.72873	NS
A	Position.74	H	0.94	0.66	1.36	0.72873	NS
A	Position.76	A	1.73	1.08	2.87	0.018401	*
A	Position.76	E	0.95	0.64	1.44	0.80755	NS
A	Position.76	V	0.75	0.53	1.06	0.087868	NS
A	Position.77	D	0.75	0.53	1.06	0.087868	NS
A	Position.77	N	1.24	0.88	1.76	0.20104	NS
A	Position.77	S	4.14	0.67	170.08	0.13106	NS
A	Position.79	G	1.05	0.68	1.58	0.81043	NS
A	Position.79	R	0.95	0.63	1.47	0.81043	NS
A	Position.80	I	0.95	0.63	1.47	0.81043	NS
A	Position.80	T	1.05	0.68	1.58	0.81043	NS
A	Position.81	A	0.95	0.63	1.47	0.81043	NS
A	Position.81	L	1.05	0.68	1.58	0.81043	NS
A	Position.82	L	0.95	0.63	1.47	0.81043	NS
A	Position.82	R	1.05	0.68	1.58	0.81043	NS
A	Position.83	G	1.05	0.68	1.58	0.81043	NS
A	Position.83	R	0.95	0.63	1.47	0.81043	NS
A	Position.90	A	0.81	0.51	1.24	0.32033	NS
A	Position.90	D	1.24	0.8	1.96	0.32033	NS
A	Position.95	I	1.16	0.84	1.62	0.34946	NS
A	Position.95	L	0.93	0.62	1.44	0.72862	NS
A	Position.95	V	0.87	0.61	1.27	0.45153	NS
A	Position.97	I	0.89	0.62	1.29	0.50041	NS
A	Position.97	M	1.03	0.74	1.46	0.84567	NS
A	Position.97	R	1.07	0.76	1.52	0.6705	NS
A	Position.105	P	1.35	0.91	2.07	0.12811	NS
A	Position.105	S	0.74	0.48	1.1	0.12811	NS
A	Position.107	G	1.06	0.73	1.52	0.72873	NS
A	Position.107	W	0.94	0.66	1.36	0.72873	NS
A	Position.114	E	0.8	0.4	1.8	0.5364	NS
A	Position.114	H	0.87	0.63	1.21	0.40239	NS
A	Position.114	Q	1.33	0.81	2.27	0.24525	NS
A	Position.114	R	1.05	0.74	1.51	0.77091	NS
A	Position.116	D	1.17	0.84	1.63	0.33891	NS
A	Position.116	H	0.8	0.4	1.8	0.5364	NS
A	Position.116	V	2.05	0.31	86.94	0.4816	NS
A	Position.116	Y	0.87	0.63	1.21	0.40239	NS
A	Position.128	K	0.92	0.66	1.28	0.60993	NS
A	Position.128	N	1.09	0.78	1.51	0.60993	NS
A	Position.143	I	0.98	0.7	1.38	0.90931	NS
A	Position.143	T	1.02	0.73	1.44	0.90931	NS
A	Position.145	K	0.8	0.54	1.17	0.23613	NS
A	Position.145	Q	1.25	0.86	1.85	0.23613	NS
A	Position.146	H	1.02	0.73	1.44	0.90931	NS
A	Position.146	R	0.98	0.7	1.38	0.90931	NS
A	Position.150	A	0.56	0.2	1.31	0.17298	NS
A	Position.150	T	1.79	0.77	5.11	0.17298	NS
A	Position.151	A	0.59	0.28	1.12	0.10175	NS
A	Position.151	V	1.69	0.89	3.56	0.10175	NS
A	Position.152	H	0.87	0.57	1.31	0.50415	NS
A	Position.152	R	1.14	0.76	1.75	0.50415	NS
A	Position.153	A	1.06	0.65	1.77	0.82037	NS
A	Position.153	E	1.05	0.65	1.74	0.84336	NS
A	Position.153	R	1.26	0.38	6.59	0.7025	NS
A	Position.153	V	0.97	0.68	1.38	0.87209	NS
A	Position.153	W	0.69	0.28	2.08	0.4216	NS
A	Position.171	L	0.91	0.65	1.26	0.54565	NS
A	Position.171	Q	0.65	0.44	0.98	0.028212	*
A	Position.171	R	1.69	0.89	3.56	0.10175	NS
A	Position.171	W	1.5	0.93	2.53	0.088801	NS
A	Position.173	A	0.59	0.28	1.12	0.10175	NS
A	Position.173	V	1.69	0.89	3.56	0.10175	NS
A	Position.176	D	0.79	0.46	1.42	0.37967	NS
A	Position.176	E	1.27	0.7	2.18	0.37967	NS
A	Position.178	R	1.23	0.8	1.95	0.33244	NS
A	Position.178	T	0.81	0.51	1.25	0.33244	NS
A	Position.181	D	1.07	0.74	1.58	0.7096	NS
A	Position.181	E	0.93	0.63	1.36	0.7096	NS
A	Position.182	G	1.07	0.74	1.58	0.7096	NS
A	Position.182	W	0.93	0.63	1.36	0.7096	NS
B	Position.9	D	1.09	0.51	2.7	0.81605	NS
B	Position.9	H	1.15	0.75	1.78	0.51234	NS
B	Position.9	Y	0.87	0.58	1.28	0.47015	NS
B	Position.11	A	1.03	0.72	1.47	0.86082	NS
B	Position.11	S	0.97	0.68	1.39	0.86082	NS
B	Position.12	M	1.13	0.8	1.59	0.45621	NS
B	Position.12	V	0.88	0.63	1.25	0.45621	NS
B	Position.24	A	1.04	0.74	1.47	0.81014	NS
B	Position.24	S	0.8	0.57	1.13	0.18119	NS
B	Position.24	T	1.23	0.85	1.81	0.25949	NS
B	Position.35	D	1.37	0.58	2.89	0.40218	NS
B	Position.35	G	0.73	0.35	1.73	0.40218	NS
B	Position.37	L	1.26	0.86	1.87	0.21925	NS
B	Position.37	Q	0.79	0.54	1.16	0.21925	NS
B	Position.46	A	0.75	0.5	1.1	0.12564	NS
B	Position.46	T	1.34	0.91	2.01	0.12564	NS
B	Position.50	E	0.75	0.53	1.06	0.084797	NS
B	Position.50	K	1.38	0.93	2.1	0.10002	NS
B	Position.50	M	1.47	0.8	2.9	0.20305	NS
B	Position.50	T	0.9	0.64	1.28	0.52577	NS
B	Position.51	A	1.47	0.8	2.9	0.20305	NS
B	Position.51	E	0.68	0.34	1.24	0.20305	NS
B	Position.67	G	1.3	0.58	3.43	0.5162	NS
B	Position.67	R	0.77	0.29	1.72	0.5162	NS
B	Position.68	E	1.36	0.97	1.91	0.062222	NS
B	Position.68	N	0.74	0.52	1.03	0.062222	NS
B	Position.70	Q	0.69	0.26	1.53	0.34981	NS
B	Position.70	R	1.46	0.66	3.82	0.34981	NS
B	Position.71	I	0.69	0.26	1.53	0.34981	NS
B	Position.71	N	1.46	0.66	3.82	0.34981	NS
B	Position.72	C	0.89	0.57	1.42	0.59341	NS
B	Position.72	F	1.01	0.7	1.47	0.9516	NS
B	Position.72	M	1.46	0.66	3.82	0.34981	NS
B	Position.72	S	1.22	0.87	1.73	0.22489	NS
B	Position.72	Y	0.6	0.37	1	0.028711	*
B	Position.74	A	0.73	0.49	1.11	0.11306	NS
B	Position.74	T	1.37	0.9	2.04	0.11306	NS
B	Position.75	K	0.6	0.23	1.81	0.25867	NS
B	Position.75	N	1.37	0.9	2.04	0.11306	NS
B	Position.75	Q	0.6	0.37	1	0.028711	*
B	Position.75	S	1.46	0.66	3.82	0.34981	NS
B	Position.76	A	0.73	0.49	1.11	0.11306	NS
B	Position.76	T	1.37	0.9	2.04	0.11306	NS
B	Position.86	D	0.7	0.49	1.01	0.043761	*
B	Position.86	Y	1.43	0.99	2.04	0.043761	*
B	Position.89	D	0.85	0.37	2.27	0.68672	NS
B	Position.89	N	1.14	0.8	1.63	0.45902	NS
B	Position.89	S	0.91	0.64	1.28	0.56661	NS
B	Position.92	I	1.09	0.72	1.68	0.66937	NS
B	Position.92	N	0.91	0.64	1.28	0.56661	NS
B	Position.92	T	1.06	0.69	1.69	0.7803	NS
B	Position.93	A	1.14	0.8	1.63	0.45902	NS
B	Position.93	L	0.88	0.62	1.25	0.45902	NS
B	Position.94	L	1.1	0.78	1.56	0.56661	NS
B	Position.94	R	0.91	0.64	1.28	0.56661	NS
B	Position.95	G	0.91	0.64	1.28	0.56661	NS
B	Position.95	R	1.1	0.78	1.56	0.56661	NS
B	Position.107	I	1.11	0.78	1.6	0.53936	NS
B	Position.107	T	0.9	0.62	1.28	0.53936	NS
B	Position.108	I	1.14	0.8	1.63	0.45823	NS
B	Position.108	L	0.9	0.65	1.25	0.50246	NS
B	Position.108	W	0.99	0.65	1.55	0.97109	NS
B	Position.110	N	0.6	0.23	1.81	0.25867	NS
B	Position.110	R	1.26	0.91	1.75	0.15006	NS
B	Position.110	S	0.98	0.66	1.48	0.9036	NS
B	Position.110	T	0.79	0.5	1.27	0.28107	NS
B	Position.110	V	0.99	0.38	3.28	0.97868	NS
B	Position.110	W	0.84	0.44	1.74	0.58355	NS
B	Position.116	L	1.1	0.75	1.64	0.60822	NS
B	Position.116	V	0.91	0.61	1.33	0.60822	NS
B	Position.126	H	0.88	0.59	1.3	0.51513	NS
B	Position.126	Y	1.13	0.77	1.69	0.51513	NS
B	Position.127	D	1.09	0.78	1.51	0.60432	NS
B	Position.127	H	0.7	0.3	1.89	0.39082	NS
B	Position.127	N	0.96	0.69	1.34	0.82008	NS
B	Position.129	D	1.05	0.66	1.7	0.84325	NS
B	Position.129	F	0.97	0.62	1.56	0.89186	NS
B	Position.129	L	1.2	0.61	2.66	0.58912	NS
B	Position.129	S	1.32	0.9	1.97	0.1446	NS
B	Position.129	Y	0.76	0.54	1.06	0.091471	NS
B	Position.144	R	0.88	0.6	1.3	0.48581	NS
B	Position.144	S	1.14	0.77	1.65	0.48581	NS
B	Position.156	S	0.48	0.24	1.02	0.026266	*
B	Position.156	T	2.09	0.98	4.15	0.026266	*
B	Position.160	L	0.48	0.24	1.02	0.026266	*
B	Position.160	W	2.09	0.98	4.15	0.026266	*
B	Position.165	E	0.89	0.63	1.27	0.4972	NS
B	Position.165	V	1.12	0.79	1.58	0.4972	NS
B	Position.169	D	1.14	0.69	1.95	0.59914	NS
B	Position.169	L	0.94	0.64	1.36	0.72676	NS
B	Position.169	R	0.6	0.35	1.1	0.063952	NS
B	Position.169	W	2.35	0.95	7.55	0.060187	NS
B	Position.171	A	0.84	0.4	1.62	0.60017	NS
B	Position.171	T	1.19	0.62	2.52	0.60017	NS
B	Position.176	E	0.74	0.5	1.1	0.11192	NS
B	Position.176	L	1.25	0.9	1.74	0.16333	NS
B	Position.176	T	0.98	0.67	1.43	0.89254	NS
B	Position.180	S	1.3	0.78	2.28	0.30285	NS
B	Position.180	W	0.77	0.44	1.28	0.30285	NS
B	Position.184	H	0.74	0.5	1.11	0.11688	NS
B	Position.184	Y	1.36	0.9	2.01	0.11688	NS
B	Position.190	D	0.67	0.46	1.01	0.038217	*
B	Position.190	E	1.49	0.99	2.19	0.038217	*
B	Position.191	K	0.52	0.34	0.84	0.0033254	*
B	Position.191	T	1.91	1.19	2.98	0.0033254	*
B	Position.193	E	0.67	0.46	1.01	0.038217	*
B	Position.193	Q	1.49	0.99	2.19	0.038217	*
C	Position.6	K	1.32	0.59	3.48	0.48922	NS
C	Position.6	R	0.76	0.29	1.69	0.48922	NS
C	Position.9	D	0.98	0.69	1.41	0.91382	NS
C	Position.9	F	1.32	0.59	3.48	0.48922	NS
C	Position.9	S	0.84	0.56	1.29	0.38951	NS
C	Position.9	Y	1.08	0.77	1.5	0.65076	NS
C	Position.11	A	1.08	0.73	1.59	0.67364	NS
C	Position.11	S	0.92	0.63	1.37	0.67364	NS
C	Position.14	R	1.17	0.75	1.78	0.46516	NS
C	Position.14	W	0.86	0.56	1.34	0.46516	NS
C	Position.16	G	1.25	0.53	2.63	0.54368	NS
C	Position.16	S	0.8	0.38	1.88	0.54368	NS
C	Position.21	H	1.23	0.8	1.93	0.3364	NS
C	Position.21	R	0.82	0.52	1.25	0.3364	NS
C	Position.24	A	0.96	0.68	1.36	0.83174	NS
C	Position.24	S	1.04	0.74	1.47	0.83174	NS
C	Position.35	Q	0.83	0.52	1.39	0.44301	NS
C	Position.35	R	1.2	0.72	1.93	0.44301	NS
C	Position.49	A	1.17	0.75	1.78	0.46516	NS
C	Position.49	E	0.86	0.56	1.34	0.46516	NS
C	Position.71	K	0.82	0.48	1.34	0.41817	NS
C	Position.71	N	1.22	0.75	2.09	0.41817	NS
C	Position.78	A	0.85	0.61	1.19	0.33129	NS
C	Position.78	T	1.17	0.84	1.64	0.33129	NS
C	Position.82	N	0.93	0.67	1.31	0.67582	NS
C	Position.82	S	1.07	0.76	1.5	0.67582	NS
C	Position.85	K	0.93	0.67	1.31	0.67582	NS
C	Position.85	N	1.07	0.76	1.5	0.67582	NS
C	Position.95	A	1.11	0.8	1.54	0.52199	NS
C	Position.95	D	0.9	0.65	1.25	0.52199	NS
C	Position.96	G	0.88	0.27	2.28	0.7897	NS
C	Position.96	R	1.14	0.44	3.75	0.7897	NS
C	Position.99	I	1.41	0.86	2.4	0.16266	NS
C	Position.99	T	0.71	0.42	1.16	0.16266	NS
C	Position.100	F	Inf	0.36	Inf	0.20447	NS
C	Position.100	I	1.23	0.78	2	0.35763	NS
C	Position.100	L	0.76	0.47	1.2	0.23148	NS
C	Position.102	R	0.7	0.46	1.05	0.075772	NS
C	Position.102	W	1.42	0.95	2.15	0.075772	NS
C	Position.104	C	1.32	0.59	3.48	0.48922	NS
C	Position.104	F	0.82	0.55	1.25	0.32362	NS
C	Position.104	S	0.72	0.45	1.19	0.15945	NS
C	Position.104	Y	1.27	0.9	1.77	0.1544	NS
C	Position.108	L	0.76	0.42	1.31	0.31415	NS
C	Position.108	V	1.31	0.77	2.37	0.31415	NS
C	Position.118	H	1.66	0.59	6.43	0.33333	NS
C	Position.118	Y	0.6	0.16	1.69	0.33333	NS
C	Position.119	D	1.29	0.91	1.82	0.13654	NS
C	Position.119	N	0.78	0.55	1.1	0.13654	NS
C	Position.121	F	0.82	0.58	1.16	0.23417	NS
C	Position.121	L	1.58	0.56	6.14	0.38214	NS
C	Position.121	S	0.99	0.71	1.37	0.93106	NS
C	Position.121	Y	1.31	0.82	2.17	0.24146	NS
C	Position.143	K	0.82	0.49	1.41	0.42545	NS
C	Position.143	T	1.22	0.71	2.02	0.42545	NS
C	Position.159	L	0.86	0.6	1.26	0.41313	NS
C	Position.159	W	1.16	0.79	1.67	0.41313	NS
C	Position.164	A	1.01	0.7	1.46	0.96775	NS
C	Position.164	E	1	0.69	1.42	0.97991	NS
C	Position.164	T	0.97	0.28	5.14	0.95788	NS
C	Position.168	D	Inf	0.36	Inf	0.20447	NS
C	Position.168	L	1.01	0.73	1.42	0.93075	NS
C	Position.168	Q	1.48	0.7	3.62	0.29577	NS
C	Position.168	R	0.84	0.6	1.19	0.3094	NS
C	Position.168	W	1.04	0.68	1.62	0.86168	NS
C	Position.175	E	0.74	0.4	1.46	0.32323	NS
C	Position.175	L	1.31	0.77	2.37	0.31415	NS
C	Position.175	T	0.95	0.61	1.46	0.82136	NS
C	Position.185	E	0.76	0.42	1.31	0.31415	NS
C	Position.185	K	1.31	0.77	2.37	0.31415	NS
C	Position.201	E	1.1	0.66	1.77	0.68328	NS
C	Position.201	K	0.91	0.57	1.51	0.68328	NS
DRB1	Position.9	E	1.25	0.89	1.74	0.1817	NS
DRB1	Position.9	K	1.17	0.41	4.59	0.77437	NS
DRB1	Position.9	W	0.79	0.56	1.11	0.14573	NS
DRB1	Position.10	E	2.34	0.36	98.7	0.39671	NS
DRB1	Position.10	Q	0.89	0.64	1.24	0.47695	NS
DRB1	Position.10	Y	1.09	0.78	1.52	0.59933	NS
DRB1	Position.11	D	1.17	0.41	4.59	0.77437	NS
DRB1	Position.11	G	1	0.62	1.68	0.98516	NS
DRB1	Position.11	L	0.74	0.44	1.32	0.25985	NS
DRB1	Position.11	P	0.77	0.48	1.25	0.24535	NS
DRB1	Position.11	S	1.09	0.78	1.52	0.59933	NS
DRB1	Position.11	V	1.23	0.8	1.95	0.33244	NS
DRB1	Position.12	K	0.92	0.66	1.28	0.59933	NS
DRB1	Position.12	T	1.09	0.78	1.52	0.59933	NS
DRB1	Position.13	F	0.88	0.55	1.47	0.59182	NS
DRB1	Position.13	G	1.09	0.62	2.02	0.76083	NS
DRB1	Position.13	H	1.18	0.76	1.88	0.45248	NS
DRB1	Position.13	R	0.77	0.48	1.25	0.24535	NS
DRB1	Position.13	S	1.06	0.75	1.51	0.71969	NS
DRB1	Position.13	Y	1	0.62	1.68	0.98516	NS
DRB1	Position.14	E	1	0.59	1.61	0.98516	NS
DRB1	Position.14	K	1	0.62	1.68	0.98516	NS
DRB1	Position.16	H	0.92	0.5	1.6	0.76083	NS
DRB1	Position.16	Y	1.09	0.62	2.02	0.76083	NS
DRB1	Position.25	Q	1	0.62	1.68	0.98516	NS
DRB1	Position.25	R	1	0.59	1.61	0.98516	NS
DRB1	Position.27	F	1.1	0.75	1.59	0.60493	NS
DRB1	Position.27	L	0.84	0.52	1.4	0.46319	NS
DRB1	Position.27	Y	1.01	0.62	1.71	0.96313	NS
DRB1	Position.29	D	1.03	0.73	1.46	0.8422	NS
DRB1	Position.29	E	0.95	0.67	1.36	0.76263	NS
DRB1	Position.29	H	1.17	0.41	4.59	0.77437	NS
DRB1	Position.31	C	0.74	0.44	1.32	0.25985	NS
DRB1	Position.31	G	1.17	0.41	4.59	0.77437	NS
DRB1	Position.31	H	0.87	0.35	2.56	0.75082	NS
DRB1	Position.31	L	1	0.62	1.68	0.98516	NS
DRB1	Position.31	R	2.34	0.36	98.7	0.39671	NS
DRB1	Position.31	Y	1.09	0.76	1.56	0.61861	NS
DRB1	Position.32	F	1.14	0.68	1.82	0.59182	NS
DRB1	Position.32	I	0.81	0.5	1.37	0.3915	NS
DRB1	Position.32	V	2.34	0.36	98.7	0.39671	NS
DRB1	Position.33	H	1.19	0.82	1.75	0.34048	NS
DRB1	Position.33	Y	0.84	0.57	1.22	0.34048	NS
DRB1	Position.34	H	1.18	0.76	1.88	0.45248	NS
DRB1	Position.34	N	0.85	0.53	1.32	0.45248	NS
DRB1	Position.38	F	0.97	0.61	1.6	0.90215	NS
DRB1	Position.38	L	0.94	0.32	3.76	0.91344	NS
DRB1	Position.38	N	1.21	0.83	1.79	0.31332	NS
DRB1	Position.38	S	0.73	0.5	1.08	0.096961	NS
DRB1	Position.38	Y	1.11	0.78	1.57	0.55355	NS
DRB1	Position.39	binned	1.23	0.48	4.03	0.66866	NS
DRB1	Position.39	V	0.81	0.25	2.1	0.66866	NS
DRB1	Position.48	F	0.94	0.67	1.32	0.72017	NS
DRB1	Position.48	Y	1.06	0.76	1.48	0.72017	NS
DRB1	Position.58	A	0.65	0.13	6.24	0.58194	NS
DRB1	Position.58	D	1	0.67	1.47	0.98938	NS
DRB1	Position.58	S	1.04	0.46	2.76	0.92627	NS
DRB1	Position.58	V	1.02	0.67	1.6	0.92506	NS
DRB1	Position.59	A	1.15	0.62	2.02	0.62199	NS
DRB1	Position.59	E	0.87	0.49	1.62	0.62199	NS
DRB1	Position.61	H	0.65	0.13	6.24	0.58194	NS
DRB1	Position.61	S	1.02	0.67	1.6	0.92506	NS
DRB1	Position.61	Y	1.01	0.65	1.52	0.97382	NS
DRB1	Position.68	F	0.94	0.62	1.44	0.74892	NS
DRB1	Position.68	I	1.03	0.74	1.46	0.84567	NS
DRB1	Position.68	L	1.01	0.73	1.41	0.9512	NS
DRB1	Position.71	D	1.12	0.8	1.56	0.49071	NS
DRB1	Position.71	Q	0.87	0.62	1.21	0.38664	NS
DRB1	Position.71	R	1.19	0.53	3.15	0.66795	NS
DRB1	Position.72	A	0.71	0.43	1.24	0.18362	NS
DRB1	Position.72	E	1.78	0.96	3.62	0.060257	NS
DRB1	Position.72	K	0.8	0.52	1.25	0.2772	NS
DRB1	Position.72	R	1.07	0.76	1.5	0.69089	NS
DRB1	Position.74	A	1.05	0.71	1.52	0.81145	NS
DRB1	Position.74	G	0.96	0.66	1.41	0.81145	NS
DRB1	Position.75	A	0.89	0.64	1.24	0.46336	NS
DRB1	Position.75	E	1.29	0.79	2.2	0.30371	NS
DRB1	Position.75	L	1.14	0.6	2.33	0.68852	NS
DRB1	Position.75	Q	1	0.62	1.68	0.98516	NS
DRB1	Position.75	R	0.92	0.56	1.58	0.73033	NS
DRB1	Position.78	N	0.92	0.56	1.58	0.73033	NS
DRB1	Position.78	T	1.09	0.63	1.8	0.73033	NS
DRB1	Position.79	V	1.03	0.66	1.67	0.88671	NS
DRB1	Position.79	Y	0.97	0.6	1.52	0.88671	NS
DRB1	Position.86	A	0.76	0.4	1.59	0.40209	NS
DRB1	Position.86	V	1.31	0.63	2.52	0.40209	NS
DRB1	Position.87	G	1.18	0.84	1.64	0.3174	NS
DRB1	Position.87	V	0.85	0.61	1.19	0.3174	NS
DQA1	Position.11	C	0.86	0.61	1.24	0.40552	NS
DQA1	Position.11	Y	1.16	0.8	1.65	0.40552	NS
DQA1	Position.18	F	0.86	0.61	1.24	0.40552	NS
DQA1	Position.18	S	1.16	0.8	1.65	0.40552	NS
DQA1	Position.25	F	1.08	0.71	1.7	0.70299	NS
DQA1	Position.25	Y	0.92	0.59	1.41	0.70299	NS
DQA1	Position.26	S	1.2	0.79	1.85	0.38494	NS
DQA1	Position.26	T	0.84	0.54	1.26	0.38494	NS
DQA1	Position.34	E	1.06	0.76	1.48	0.73198	NS
DQA1	Position.34	Q	0.95	0.68	1.32	0.73198	NS
DQA1	Position.40	E	1	0.71	1.4	0.99157	NS
DQA1	Position.40	G	1	0.71	1.41	0.99157	NS
DQA1	Position.41	K	1.21	0.59	2.79	0.60402	NS
DQA1	Position.41	R	0.83	0.36	1.7	0.60402	NS
DQA1	Position.45	A	0.86	0.61	1.24	0.40552	NS
DQA1	Position.45	V	1.16	0.8	1.65	0.40552	NS
DQA1	Position.47	C	1	0.71	1.41	0.99157	NS
DQA1	Position.47	K	1.02	0.63	1.73	0.93874	NS
DQA1	Position.47	Q	1.2	0.79	1.85	0.38494	NS
DQA1	Position.47	R	0.86	0.61	1.24	0.40552	NS
DQA1	Position.48	L	1.16	0.8	1.65	0.40552	NS
DQA1	Position.48	W	0.86	0.61	1.24	0.40552	NS
DQA1	Position.50	E	0.86	0.61	1.24	0.40552	NS
DQA1	Position.50	L	1.15	0.81	1.65	0.421	NS
DQA1	Position.50	V	1	0.71	1.41	0.99157	NS
DQA1	Position.51	F	1	0.71	1.4	0.99157	NS
DQA1	Position.51	L	1	0.71	1.41	0.99157	NS
DQA1	Position.52	H	1.02	0.63	1.73	0.93874	NS
DQA1	Position.52	R	1.12	0.8	1.56	0.47674	NS
DQA1	Position.52	S	0.86	0.61	1.24	0.40552	NS
DQA1	Position.53	K	0.86	0.61	1.24	0.40552	NS
DQA1	Position.53	Q	1	0.71	1.41	0.99157	NS
DQA1	Position.53	R	1.15	0.81	1.65	0.421	NS
DQA1	Position.54	F	0.98	0.58	1.6	0.93874	NS
DQA1	Position.54	L	1.02	0.63	1.73	0.93874	NS
DQA1	Position.55	G	0.86	0.61	1.24	0.40552	NS
DQA1	Position.55	R	1.16	0.8	1.65	0.40552	NS
DQA1	Position.56	G	0.86	0.61	1.24	0.40552	NS
DQA1	Position.56	InDel	1.01	0.72	1.4	0.96736	NS
DQA1	Position.56	R	1.2	0.79	1.85	0.38494	NS
DQA1	Position.61	F	1.16	0.8	1.65	0.40552	NS
DQA1	Position.61	G	0.86	0.61	1.24	0.40552	NS
DQA1	Position.64	R	0.86	0.61	1.24	0.40552	NS
DQA1	Position.64	T	1.16	0.8	1.65	0.40552	NS
DQA1	Position.66	I	1.16	0.8	1.65	0.40552	NS
DQA1	Position.66	M	0.86	0.61	1.24	0.40552	NS
DQA1	Position.69	A	0.86	0.61	1.24	0.40552	NS
DQA1	Position.69	L	1.21	0.86	1.69	0.24539	NS
DQA1	Position.69	T	0.83	0.48	1.53	0.50427	NS
DQA1	Position.75	I	0.93	0.64	1.34	0.69241	NS
DQA1	Position.75	S	1.07	0.75	1.56	0.69241	NS
DQA1	Position.76	L	1.01	0.72	1.4	0.96736	NS
DQA1	Position.76	M	0.86	0.61	1.24	0.40552	NS
DQA1	Position.76	V	1.2	0.79	1.85	0.38494	NS
DQA1	Position.80	S	1.16	0.8	1.65	0.40552	NS
DQA1	Position.80	Y	0.86	0.61	1.24	0.40552	NS
DQB1	Position.9	F	0.81	0.53	1.24	0.28881	NS
DQB1	Position.9	L	0.63	0.17	3.46	0.46301	NS
DQB1	Position.9	Y	1.28	0.84	1.9	0.21617	NS
DQB1	Position.13	A	0.99	0.68	1.46	0.96466	NS
DQB1	Position.13	G	1.01	0.68	1.46	0.96466	NS
DQB1	Position.14	L	0.86	0.52	1.46	0.52539	NS
DQB1	Position.14	M	1.17	0.69	1.91	0.52539	NS
DQB1	Position.26	G	0.84	0.57	1.25	0.35215	NS
DQB1	Position.26	L	1.14	0.82	1.58	0.431	NS
DQB1	Position.26	Y	0.99	0.68	1.46	0.96466	NS
DQB1	Position.28	S	0.9	0.61	1.35	0.58546	NS
DQB1	Position.28	T	1.11	0.74	1.65	0.58546	NS
DQB1	Position.30	H	1.12	0.72	1.77	0.60641	NS
DQB1	Position.30	S	0.9	0.61	1.35	0.58546	NS
DQB1	Position.30	Y	1.01	0.72	1.41	0.96189	NS
DQB1	Position.37	D	0.63	0.17	3.46	0.46301	NS
DQB1	Position.37	I	0.9	0.61	1.35	0.58546	NS
DQB1	Position.37	Y	1.15	0.77	1.68	0.46873	NS
DQB1	Position.38	A	1.2	0.84	1.68	0.28862	NS
DQB1	Position.38	V	0.84	0.6	1.18	0.28862	NS
DQB1	Position.45	E	1.03	0.7	1.53	0.89047	NS
DQB1	Position.45	G	0.97	0.66	1.43	0.89047	NS
DQB1	Position.46	E	0.9	0.61	1.35	0.58546	NS
DQB1	Position.46	V	1.11	0.74	1.65	0.58546	NS
DQB1	Position.47	F	0.9	0.61	1.35	0.58546	NS
DQB1	Position.47	Y	1.11	0.74	1.65	0.58546	NS
DQB1	Position.52	L	0.9	0.61	1.35	0.58546	NS
DQB1	Position.52	P	1.11	0.74	1.65	0.58546	NS
DQB1	Position.53	L	1.07	0.74	1.53	0.71144	NS
DQB1	Position.53	Q	0.94	0.65	1.36	0.71144	NS
DQB1	Position.55	L	0.9	0.61	1.35	0.58546	NS
DQB1	Position.55	P	1.21	0.86	1.69	0.2576	NS
DQB1	Position.55	R	0.89	0.64	1.25	0.48192	NS
DQB1	Position.56	L	0.85	0.5	1.53	0.54465	NS
DQB1	Position.56	P	1.18	0.65	2.02	0.54465	NS
DQB1	Position.57	A	1.11	0.79	1.58	0.52576	NS
DQB1	Position.57	D	0.92	0.66	1.28	0.61713	NS
DQB1	Position.57	V	0.96	0.59	1.61	0.86849	NS
DQB1	Position.66	D	0.84	0.59	1.2	0.30606	NS
DQB1	Position.66	E	1.19	0.84	1.68	0.30606	NS
DQB1	Position.67	I	0.84	0.59	1.2	0.30606	NS
DQB1	Position.67	V	1.19	0.84	1.68	0.30606	NS
DQB1	Position.70	E	0.85	0.5	1.53	0.54465	NS
DQB1	Position.70	G	0.93	0.64	1.37	0.70527	NS
DQB1	Position.70	R	1.13	0.8	1.59	0.47642	NS
DQB1	Position.71	A	0.86	0.52	1.46	0.52539	NS
DQB1	Position.71	D	0.85	0.5	1.53	0.54465	NS
DQB1	Position.71	K	0.9	0.61	1.35	0.58546	NS
DQB1	Position.71	T	1.22	0.87	1.69	0.22704	NS
DQB1	Position.74	A	0.9	0.61	1.35	0.58546	NS
DQB1	Position.74	E	1.22	0.87	1.69	0.22704	NS
DQB1	Position.74	S	0.84	0.57	1.25	0.35215	NS
DQB1	Position.75	L	1.22	0.87	1.69	0.22704	NS
DQB1	Position.75	V	0.82	0.59	1.15	0.22704	NS
DQB1	Position.77	R	0.86	0.61	1.22	0.36665	NS
DQB1	Position.77	T	1.17	0.82	1.64	0.36665	NS
DQB1	Position.84	E	0.94	0.65	1.36	0.71144	NS
DQB1	Position.84	Q	1.07	0.74	1.53	0.71144	NS
DQB1	Position.85	L	1.07	0.74	1.53	0.71144	NS
DQB1	Position.85	V	0.94	0.65	1.36	0.71144	NS
DQB1	Position.86	A	0.9	0.63	1.32	0.58095	NS
DQB1	Position.86	E	1.07	0.74	1.53	0.71144	NS
DQB1	Position.86	G	1.36	0.41	7.08	0.61136	NS
DQB1	Position.87	F	0.97	0.62	1.59	0.9064	NS
DQB1	Position.87	L	1.07	0.74	1.53	0.71144	NS
DQB1	Position.87	Y	0.92	0.58	1.51	0.71443	NS
DQB1	Position.89	G	0.94	0.65	1.36	0.71144	NS
DQB1	Position.89	T	1.07	0.74	1.53	0.71144	NS
DQB1	Position.90	I	0.94	0.65	1.36	0.71144	NS
DQB1	Position.90	T	1.07	0.74	1.53	0.71144	NS
DPB1	Position.8	L	0.8	0.54	1.16	0.22757	NS
DPB1	Position.8	V	1.25	0.86	1.86	0.22757	NS
DPB1	Position.9	F	0.8	0.54	1.16	0.22757	NS
DPB1	Position.9	H	1.48	0.75	3.24	0.25184	NS
DPB1	Position.9	Y	1.13	0.74	1.76	0.56132	NS
DPB1	Position.11	G	0.87	0.55	1.34	0.52285	NS
DPB1	Position.11	L	1.15	0.75	1.81	0.52285	NS
DPB1	Position.42	F	0.85	0.51	1.37	0.49602	NS
DPB1	Position.42	L	0.69	0.28	2.08	0.4216	NS
DPB1	Position.42	Y	1.35	0.79	2.45	0.26226	NS
DPB1	Position.43	A	0.79	0.57	1.1	0.1536	NS
DPB1	Position.43	V	1.26	0.91	1.75	0.1536	NS
DPB1	Position.62	A	0.79	0.57	1.1	0.1536	NS
DPB1	Position.62	D	1.29	0.93	1.8	0.11187	NS
DPB1	Position.62	E	0.79	0.32	2.35	0.60665	NS
DPB1	Position.63	A	0.77	0.56	1.08	0.11187	NS
DPB1	Position.63	E	1.29	0.93	1.8	0.11187	NS
DPB1	Position.64	D	0.97	0.61	1.59	0.87852	NS
DPB1	Position.64	E	1.04	0.63	1.65	0.87852	NS
DPB1	Position.72	I	1.08	0.65	1.74	0.73021	NS
DPB1	Position.72	L	0.92	0.57	1.53	0.73021	NS
DPB1	Position.76	E	1.06	0.71	1.59	0.78129	NS
DPB1	Position.76	K	0.92	0.62	1.35	0.67479	NS
DPB1	Position.76	R	1.31	0.4	6.84	0.65559	NS
DPB1	Position.83	I	1.83	0.45	16.09	0.40569	NS
DPB1	Position.83	M	0.79	0.52	1.18	0.23681	NS
DPB1	Position.83	V	1.21	0.8	1.87	0.34703	NS
DPB1	Position.92	E	1.14	0.8	1.66	0.45481	NS
DPB1	Position.92	G	0.87	0.6	1.26	0.45481	NS
DPB1	Position.93	A	1.14	0.8	1.66	0.45481	NS
DPB1	Position.93	P	0.87	0.6	1.26	0.45481	NS
DPB1	Position.94	M	0.87	0.6	1.26	0.45481	NS
DPB1	Position.94	V	1.14	0.8	1.66	0.45481	NS
