## Supplemental File 1 for "Minimal observed impact of HLA genotype on hospitalization and severity of SARS-CoV-2 infection": AA_table.txt

Locus	Position	Residue	Group.0	Group.1
A	Position.9	F	80	565
A	Position.9	S	43	253
A	Position.9	T	20	140
A	Position.9	Y	33	254
A	Position.12	M	5	39
A	Position.12	V	171	1173
A	Position.17	R	166	1156
A	Position.17	S	10	56
A	Position.44	K	11	123
A	Position.44	R	165	1089
A	Position.56	G	159	1104
A	Position.56	R	17	108
A	Position.62	E	33	197
A	Position.62	G	51	336
A	Position.62	L	6	55
A	Position.62	Q	59	402
A	Position.62	R	27	222
A	Position.63	E	143	935
A	Position.63	N	27	222
A	Position.63	Q	6	55
A	Position.65	G	33	197
A	Position.65	R	143	1015
A	Position.66	K	84	533
A	Position.66	N	92	679
A	Position.67	M	11	123
A	Position.67	V	165	1089
A	Position.70	H	120	868
A	Position.70	Q	56	344
A	Position.73	I	14	85
A	Position.73	T	162	1127
A	Position.74	D	125	876
A	Position.74	H	51	336
A	Position.76	A	23	250
A	Position.76	E	38	252
A	Position.76	V	115	710
A	Position.77	D	115	710
A	Position.77	N	60	474
A	Position.77	S	1	28
A	Position.79	G	142	987
A	Position.79	R	34	225
A	Position.80	I	34	225
A	Position.80	T	142	987
A	Position.81	A	34	225
A	Position.81	L	142	987
A	Position.82	L	34	225
A	Position.82	R	142	987
A	Position.83	G	142	987
A	Position.83	R	34	225
A	Position.90	A	147	974
A	Position.90	D	29	238
A	Position.95	I	92	679
A	Position.95	L	34	221
A	Position.95	V	50	312
A	Position.97	I	51	322
A	Position.97	M	63	443
A	Position.97	R	62	447
A	Position.105	P	35	305
A	Position.105	S	141	907
A	Position.107	G	125	876
A	Position.107	W	51	336
A	Position.114	E	10	56
A	Position.114	H	89	572
A	Position.114	Q	21	185
A	Position.114	R	56	399
A	Position.116	D	76	570
A	Position.116	H	10	56
A	Position.116	V	1	14
A	Position.116	Y	89	572
A	Position.128	K	98	650
A	Position.128	N	78	562
A	Position.143	I	111	759
A	Position.143	T	65	453
A	Position.145	K	134	871
A	Position.145	Q	42	341
A	Position.146	H	65	453
A	Position.146	R	111	759
A	Position.150	A	170	1140
A	Position.150	T	6	72
A	Position.151	A	165	1089
A	Position.151	V	11	123
A	Position.152	H	141	944
A	Position.152	R	35	268
A	Position.153	A	23	166
A	Position.153	E	24	172
A	Position.153	R	3	26
A	Position.153	V	120	819
A	Position.153	W	6	29
A	Position.171	L	103	680
A	Position.171	Q	40	195
A	Position.171	R	11	123
A	Position.171	W	22	214
A	Position.173	A	165	1089
A	Position.173	V	11	123
A	Position.176	D	18	100
A	Position.176	E	158	1112
A	Position.178	R	29	237
A	Position.178	T	147	975
A	Position.181	D	44	319
A	Position.181	E	132	893
A	Position.182	G	44	319
A	Position.182	W	132	893
B	Position.9	D	8	60
B	Position.9	H	32	246
B	Position.9	Y	136	906
B	Position.11	A	122	848
B	Position.11	S	54	364
B	Position.12	M	111	799
B	Position.12	V	65	413
B	Position.24	A	65	459
B	Position.24	S	66	393
B	Position.24	T	45	360
B	Position.35	D	167	1166
B	Position.35	G	9	46
B	Position.37	L	42	343
B	Position.37	Q	134	869
B	Position.46	A	137	877
B	Position.46	T	39	335
B	Position.50	E	66	376
B	Position.50	K	36	318
B	Position.50	M	13	127
B	Position.50	T	61	391
B	Position.51	A	13	127
B	Position.51	E	163	1085
B	Position.67	G	7	62
B	Position.67	R	169	1150
B	Position.68	E	68	559
B	Position.68	N	108	653
B	Position.70	Q	169	1143
B	Position.70	R	7	69
B	Position.71	I	169	1143
B	Position.71	N	7	69
B	Position.72	C	29	181
B	Position.72	F	50	347
B	Position.72	M	7	69
B	Position.72	S	65	506
B	Position.72	Y	25	109
B	Position.74	A	38	203
B	Position.74	T	138	1009
B	Position.75	K	6	25
B	Position.75	N	138	1009
B	Position.75	Q	25	109
B	Position.75	S	7	69
B	Position.76	A	38	203
B	Position.76	T	138	1009
B	Position.86	D	54	287
B	Position.86	Y	122	925
B	Position.89	D	7	41
B	Position.89	N	56	420
B	Position.89	S	113	751
B	Position.92	I	34	251
B	Position.92	N	113	751
B	Position.92	T	29	210
B	Position.93	A	56	420
B	Position.93	L	120	792
B	Position.94	L	63	461
B	Position.94	R	113	751
B	Position.95	G	113	751
B	Position.95	R	63	461
B	Position.107	I	53	393
B	Position.107	T	123	819
B	Position.108	I	54	406
B	Position.108	L	90	587
B	Position.108	W	32	219
B	Position.110	N	6	25
B	Position.110	R	88	676
B	Position.110	S	37	250
B	Position.110	T	28	157
B	Position.110	V	5	34
B	Position.110	W	12	70
B	Position.116	L	41	304
B	Position.116	V	135	908
B	Position.126	H	135	902
B	Position.126	Y	41	310
B	Position.127	D	82	590
B	Position.127	H	7	34
B	Position.127	N	87	588
B	Position.129	D	26	186
B	Position.129	F	28	188
B	Position.129	L	10	82
B	Position.129	S	40	339
B	Position.129	Y	72	417
B	Position.144	R	45	281
B	Position.144	S	131	931
B	Position.156	S	12	41
B	Position.156	T	164	1171
B	Position.160	L	12	41
B	Position.160	W	164	1171
B	Position.165	E	61	389
B	Position.165	V	115	823
B	Position.169	D	21	162
B	Position.169	L	132	894
B	Position.169	R	18	78
B	Position.169	W	5	78
B	Position.171	A	165	1123
B	Position.171	T	11	89
B	Position.176	E	43	234
B	Position.176	L	87	667
B	Position.176	T	46	311
B	Position.180	S	19	165
B	Position.180	W	157	1047
B	Position.184	H	40	216
B	Position.184	Y	136	996
B	Position.190	D	42	211
B	Position.190	E	134	1001
B	Position.191	K	30	118
B	Position.191	T	146	1094
B	Position.193	E	42	211
B	Position.193	Q	134	1001
C	Position.6	K	7	63
C	Position.6	R	169	1149
C	Position.9	D	54	367
C	Position.9	F	7	63
C	Position.9	S	35	209
C	Position.9	Y	80	573
C	Position.11	A	134	940
C	Position.11	S	42	272
C	Position.14	R	144	1018
C	Position.14	W	32	194
C	Position.16	G	167	1162
C	Position.16	S	9	50
C	Position.21	H	30	244
C	Position.21	R	146	968
C	Position.24	A	115	782
C	Position.24	S	61	430
C	Position.35	Q	24	141
C	Position.35	R	152	1071
C	Position.49	A	144	1018
C	Position.49	E	32	194
C	Position.71	K	155	1040
C	Position.71	N	21	172
C	Position.78	A	104	669
C	Position.78	T	72	543
C	Position.82	N	71	469
C	Position.82	S	105	743
C	Position.85	K	71	469
C	Position.85	N	105	743
C	Position.95	A	90	651
C	Position.95	D	86	561
C	Position.96	G	171	1173
C	Position.96	R	5	39
C	Position.99	I	21	194
C	Position.99	T	155	1018
C	Position.100	F	0	11
C	Position.100	I	26	213
C	Position.100	L	150	988
C	Position.102	R	140	888
C	Position.102	W	36	324
C	Position.104	C	7	63
C	Position.104	F	36	211
C	Position.104	S	26	135
C	Position.104	Y	107	803
C	Position.108	L	159	1063
C	Position.108	V	17	149
C	Position.118	H	4	45
C	Position.118	Y	172	1167
C	Position.119	D	114	852
C	Position.119	N	62	360
C	Position.121	F	62	373
C	Position.121	L	4	43
C	Position.121	S	86	588
C	Position.121	Y	24	208
C	Position.143	K	21	121
C	Position.143	T	155	1091
C	Position.159	L	48	296
C	Position.159	W	128	916
C	Position.164	A	51	353
C	Position.164	E	122	839
C	Position.164	T	3	20
C	Position.168	D	0	11
C	Position.168	L	72	500
C	Position.168	Q	8	80
C	Position.168	R	64	394
C	Position.168	W	32	227
C	Position.175	E	14	73
C	Position.175	L	17	149
C	Position.175	T	145	990
C	Position.185	E	159	1063
C	Position.185	K	17	149
C	Position.201	E	152	1060
C	Position.201	K	24	152
DRB1	Position.9	E	104	779
DRB1	Position.9	K	4	32
DRB1	Position.9	W	68	401
DRB1	Position.10	E	1	16
DRB1	Position.10	Q	100	654
DRB1	Position.10	Y	75	542
DRB1	Position.11	D	4	32
DRB1	Position.11	G	23	159
DRB1	Position.11	L	19	100
DRB1	Position.11	P	26	142
DRB1	Position.11	S	75	542
DRB1	Position.11	V	29	237
DRB1	Position.12	K	101	670
DRB1	Position.12	T	75	542
DRB1	Position.13	F	24	148
DRB1	Position.13	G	16	119
DRB1	Position.13	H	28	221
DRB1	Position.13	R	26	142
DRB1	Position.13	S	59	423
DRB1	Position.13	Y	23	159
DRB1	Position.14	E	153	1053
DRB1	Position.14	K	23	159
DRB1	Position.16	H	160	1093
DRB1	Position.16	Y	16	119
DRB1	Position.25	Q	23	159
DRB1	Position.25	R	153	1053
DRB1	Position.27	F	130	917
DRB1	Position.27	L	24	142
DRB1	Position.27	Y	22	153
DRB1	Position.29	D	116	808
DRB1	Position.29	E	56	372
DRB1	Position.29	H	4	32
DRB1	Position.31	C	19	100
DRB1	Position.31	G	4	32
DRB1	Position.31	H	6	36
DRB1	Position.31	L	23	159
DRB1	Position.31	R	1	16
DRB1	Position.31	Y	123	869
DRB1	Position.32	F	152	1064
DRB1	Position.32	I	23	132
DRB1	Position.32	V	1	16
DRB1	Position.33	H	45	352
DRB1	Position.33	Y	131	860
DRB1	Position.34	H	28	221
DRB1	Position.34	N	148	991
DRB1	Position.38	F	25	168
DRB1	Position.38	L	4	26
DRB1	Position.38	N	42	333
DRB1	Position.38	S	45	244
DRB1	Position.38	Y	60	441
DRB1	Position.39	binned	5	42
DRB1	Position.39	V	171	1170
DRB1	Position.48	F	70	465
DRB1	Position.48	Y	106	747
DRB1	Position.58	A	2	9
DRB1	Position.58	D	136	936
DRB1	Position.58	S	7	50
DRB1	Position.58	V	31	217
DRB1	Position.59	A	160	1115
DRB1	Position.59	E	16	97
DRB1	Position.61	H	2	9
DRB1	Position.61	S	31	217
DRB1	Position.61	Y	143	986
DRB1	Position.68	F	34	222
DRB1	Position.68	I	63	443
DRB1	Position.68	L	79	547
DRB1	Position.71	D	75	550
DRB1	Position.71	Q	94	605
DRB1	Position.71	R	7	57
DRB1	Position.72	A	21	107
DRB1	Position.72	E	12	140
DRB1	Position.72	K	32	182
DRB1	Position.72	R	111	783
DRB1	Position.74	A	132	919
DRB1	Position.74	G	44	293
DRB1	Position.75	A	99	646
DRB1	Position.75	E	21	180
DRB1	Position.75	L	12	93
DRB1	Position.75	Q	23	159
DRB1	Position.75	R	21	134
DRB1	Position.78	N	21	134
DRB1	Position.78	T	155	1078
DRB1	Position.79	V	27	191
DRB1	Position.79	Y	149	1021
DRB1	Position.86	A	12	64
DRB1	Position.86	V	164	1148
DRB1	Position.87	G	102	750
DRB1	Position.87	V	74	462
DQA1	Position.11	C	55	342
DQA1	Position.11	Y	121	870
DQA1	Position.18	F	55	342
DQA1	Position.18	S	121	870
DQA1	Position.25	F	31	228
DQA1	Position.25	Y	145	984
DQA1	Position.26	S	33	262
DQA1	Position.26	T	143	950
DQA1	Position.34	E	76	540
DQA1	Position.34	Q	100	672
DQA1	Position.40	E	110	758
DQA1	Position.40	G	66	454
DQA1	Position.41	K	9	74
DQA1	Position.41	R	167	1138
DQA1	Position.45	A	55	342
DQA1	Position.45	V	121	870
DQA1	Position.47	C	66	454
DQA1	Position.47	K	22	154
DQA1	Position.47	Q	33	262
DQA1	Position.47	R	55	342
DQA1	Position.48	L	121	870
DQA1	Position.48	W	55	342
DQA1	Position.50	E	55	342
DQA1	Position.50	L	55	416
DQA1	Position.50	V	66	454
DQA1	Position.51	F	110	758
DQA1	Position.51	L	66	454
DQA1	Position.52	H	22	154
DQA1	Position.52	R	99	716
DQA1	Position.52	S	55	342
DQA1	Position.53	K	55	342
DQA1	Position.53	Q	66	454
DQA1	Position.53	R	55	416
DQA1	Position.54	F	154	1058
DQA1	Position.54	L	22	154
DQA1	Position.55	G	55	342
DQA1	Position.55	R	121	870
DQA1	Position.56	G	55	342
DQA1	Position.56	InDel	88	608
DQA1	Position.56	R	33	262
DQA1	Position.61	F	121	870
DQA1	Position.61	G	55	342
DQA1	Position.64	R	55	342
DQA1	Position.64	T	121	870
DQA1	Position.66	I	121	870
DQA1	Position.66	M	55	342
DQA1	Position.69	A	55	342
DQA1	Position.69	L	104	771
DQA1	Position.69	T	17	99
DQA1	Position.75	I	127	857
DQA1	Position.75	S	49	355
DQA1	Position.76	L	88	608
DQA1	Position.76	M	55	342
DQA1	Position.76	V	33	262
DQA1	Position.80	S	121	870
DQA1	Position.80	Y	55	342
DQB1	Position.9	F	35	202
DQB1	Position.9	L	3	13
DQB1	Position.9	Y	138	997
DQB1	Position.13	A	45	308
DQB1	Position.13	G	131	904
DQB1	Position.14	L	22	132
DQB1	Position.14	M	154	1080
DQB1	Position.26	G	40	239
DQB1	Position.26	L	91	665
DQB1	Position.26	Y	45	308
DQB1	Position.28	S	39	247
DQB1	Position.28	T	137	965
DQB1	Position.30	H	29	219
DQB1	Position.30	S	39	247
DQB1	Position.30	Y	108	746
DQB1	Position.37	D	3	13
DQB1	Position.37	I	39	247
DQB1	Position.37	Y	134	952
DQB1	Position.38	A	112	820
DQB1	Position.38	V	64	392
DQB1	Position.45	E	42	295
DQB1	Position.45	G	134	917
DQB1	Position.46	E	39	247
DQB1	Position.46	V	137	965
DQB1	Position.47	F	39	247
DQB1	Position.47	Y	137	965
DQB1	Position.52	L	39	247
DQB1	Position.52	P	137	965
DQB1	Position.53	L	125	877
DQB1	Position.53	Q	51	335
DQB1	Position.55	L	39	247
DQB1	Position.55	P	68	523
DQB1	Position.55	R	69	442
DQB1	Position.56	L	18	107
DQB1	Position.56	P	158	1105
DQB1	Position.57	A	60	443
DQB1	Position.57	D	93	616
DQB1	Position.57	V	23	153
DQB1	Position.66	D	60	367
DQB1	Position.66	E	116	845
DQB1	Position.67	I	60	367
DQB1	Position.67	V	116	845
DQB1	Position.70	E	18	107
DQB1	Position.70	G	45	294
DQB1	Position.70	R	113	811
DQB1	Position.71	A	22	132
DQB1	Position.71	D	18	107
DQB1	Position.71	K	39	247
DQB1	Position.71	T	97	726
DQB1	Position.74	A	39	247
DQB1	Position.74	E	97	726
DQB1	Position.74	S	40	239
DQB1	Position.75	L	97	726
DQB1	Position.75	V	79	486
DQB1	Position.77	R	61	379
DQB1	Position.77	T	115	833
DQB1	Position.84	E	51	335
DQB1	Position.84	Q	125	877
DQB1	Position.85	L	125	877
DQB1	Position.85	V	51	335
DQB1	Position.86	A	48	307
DQB1	Position.86	E	125	877
DQB1	Position.86	G	3	28
DQB1	Position.87	F	26	175
DQB1	Position.87	L	125	877
DQB1	Position.87	Y	25	160
DQB1	Position.89	G	51	335
DQB1	Position.89	T	125	877
DQB1	Position.90	I	51	335
DQB1	Position.90	T	125	877
DPB1	Position.8	L	134	870
DPB1	Position.8	V	42	342
DPB1	Position.9	F	134	870
DPB1	Position.9	H	10	99
DPB1	Position.9	Y	32	243
DPB1	Position.11	G	146	981
DPB1	Position.11	L	30	231
DPB1	Position.42	F	153	1030
DPB1	Position.42	L	6	29
DPB1	Position.42	Y	17	153
DPB1	Position.43	A	86	523
DPB1	Position.43	V	90	689
DPB1	Position.62	A	86	523
DPB1	Position.62	D	84	656
DPB1	Position.62	E	6	33
DPB1	Position.63	A	92	556
DPB1	Position.63	E	84	656
DPB1	Position.64	D	25	167
DPB1	Position.64	E	151	1045
DPB1	Position.72	I	152	1058
DPB1	Position.72	L	24	154
DPB1	Position.76	E	38	273
DPB1	Position.76	K	135	912
DPB1	Position.76	R	3	27
DPB1	Position.83	I	2	25
DPB1	Position.83	M	141	922
DPB1	Position.83	V	33	265
DPB1	Position.92	E	49	371
DPB1	Position.92	G	127	841
DPB1	Position.93	A	49	371
DPB1	Position.93	P	127	841
DPB1	Position.94	M	127	841
DPB1	Position.94	V	49	371
