## Supplemental File 1 for "Minimal observed impact of HLA genotype on hospitalization and severity of SARS-CoV-2 infection": Locus_binned.txt

Locus	Allele	Group.0	Group.1
A	02:02	1	3
A	02:06	1	1
A	29:01	0	1
A	30:04	1	1
A	30:10	0	1
A	33:03	0	3
A	36:01	0	1
B	07:05	1	5
B	13:02	3	17
B	14:01	0	14
B	15:03	1	11
B	15:04	0	5
B	15:10	1	4
B	15:16	0	2
B	15:17	0	5
B	27:02	1	1
B	35:02	4	12
B	35:05	1	6
B	35:08	0	1
B	35:10	0	5
B	35:20	1	0
B	35:22	0	2
B	35:43	0	9
B	37:01	1	13
B	39:01	0	1
B	39:03	1	4
B	39:06	1	11
B	39:09	2	14
B	40:04	0	6
B	41:01	1	12
B	41:02	0	7
B	42:01	3	14
B	45:01	0	13
B	47:01	1	4
B	48:01	3	15
B	49:01	2	20
B	50:01	1	15
B	53:01	1	21
B	55:01	2	7
B	56:01	2	10
B	57:03	2	11
B	58:01	1	21
B	58:02	1	7
B	81:01	0	1
C	03:02	0	4
C	08:03	0	6
C	08:04	0	1
C	15:05	0	2
C	18:01	1	2
DRB1	01:03	0	4
DRB1	03:02	3	13
DRB1	04:02	1	11
DRB1	04:03	0	1
DRB1	04:04	1	10
DRB1	04:06	0	2
DRB1	04:10	1	7
DRB1	08:01	1	10
DRB1	08:04	1	5
DRB1	11:02	0	11
DRB1	13:03	3	11
DRB1	13:04	0	5
DRB1	14:01	2	9
DRB1	15:02	3	13
DRB1	15:03	2	10
DRB1	16:01	2	11
DQA1	01:04	1	2
DQA1	01:05	0	2
DQB1	03:19	0	4
DQB1	05:03	2	7
DPB1	02:02	1	0
DPB1	06:01	0	1
DPB1	09:01	0	12
DPB1	10:01	0	22
DPB1	15:01	0	6
DPB1	16:01	2	2
DPB1	19:01	0	4
