## Supplemental File 1 for "Minimal observed impact of HLA genotype on hospitalization and severity of SARS-CoV-2 infection": Locus_chisq.txt

Locus	X.square	df	p.value	sig
A	20.3135	17	0.25851	NS
B	26.5981	17	0.064231	NS
C	16.3929	20	0.69197	NS
DRB1	14.9921	20	0.77686	NS
DQA1	4.712	11	0.94431	NS
DQB1	6.7598	12	0.87307	NS
DPB1	11.0176	11	0.44179	NS
