## Supplemental File 1 for "Minimal observed impact of HLA genotype on hospitalization and severity of SARS-CoV-2 infection": Locus_freqs.txt

Locus	Allele	Group.0	Group.1
A	01:01	0.0625	0.10066
A	02:01	0.27841	0.2566
A	02:02	0.00568	0.00248
A	02:05	0	0.01733
A	02:06	0.00568	0.00083
A	03:01	0.10227	0.08251
A	11:01	0.06818	0.03548
A	23:01	0.02841	0.03713
A	24:02	0.15909	0.12541
A	26:01	0.03409	0.05941
A	29:01	0	0.00083
A	29:02	0.03409	0.04455
A	30:01	0.03409	0.02393
A	30:02	0.01705	0.02063
A	30:04	0.00568	0.00083
A	30:10	0	0.00083
A	31:01	0.03977	0.0429
A	32:01	0.00568	0.0231
A	33:01	0.03977	0.02475
A	33:03	0	0.00248
A	36:01	0	0.00083
A	68:01	0.04545	0.05281
A	68:02	0.02841	0.03218
A	68:17	0.00568	0.01155
B	07:02	0.09659	0.05941
B	07:05	0.00568	0.00413
B	08:01	0.04545	0.0495
B	13:02	0.01705	0.01403
B	14:01	0	0.01155
B	14:02	0.0625	0.04043
B	15:01	0.02841	0.05281
B	15:03	0.00568	0.00908
B	15:04	0	0.00413
B	15:10	0.00568	0.0033
B	15:16	0	0.00165
B	15:17	0	0.00413
B	18:01	0.05114	0.03795
B	27:02	0.00568	0.00083
B	27:05	0.02841	0.0198
B	35:01	0.09659	0.09736
B	35:02	0.02273	0.0099
B	35:03	0.02841	0.01898
B	35:05	0.00568	0.00495
B	35:08	0	0.00083
B	35:10	0	0.00413
B	35:20	0.00568	0
B	35:22	0	0.00165
B	35:43	0	0.00743
B	37:01	0.00568	0.01073
B	38:01	0.01705	0.02723
B	39:01	0	0.00083
B	39:03	0.00568	0.0033
B	39:05	0.02273	0.02145
B	39:06	0.00568	0.00908
B	39:09	0.01136	0.01155
B	40:01	0.05114	0.02063
B	40:02	0.01705	0.05281
B	40:04	0	0.00495
B	41:01	0.00568	0.0099
B	41:02	0	0.00578
B	42:01	0.01705	0.01155
B	44:02	0.04545	0.03548
B	44:03	0.0625	0.08993
B	45:01	0	0.01073
B	47:01	0.00568	0.0033
B	48:01	0.01705	0.01238
B	49:01	0.01136	0.0165
B	50:01	0.00568	0.01238
B	51:01	0.07955	0.07426
B	52:01	0.03409	0.01403
B	53:01	0.00568	0.01733
B	55:01	0.01136	0.00578
B	56:01	0.01136	0.00825
B	57:01	0.01705	0.01898
B	57:03	0.01136	0.00908
B	58:01	0.00568	0.01733
B	58:02	0.00568	0.00578
B	81:01	0	0.00083
C	01:02	0.03977	0.05198
C	02:02	0.04545	0.03548
C	02:10	0.00568	0.00578
C	03:02	0	0.0033
C	03:03	0.02841	0.03218
C	03:04	0.06818	0.08746
C	04:01	0.18182	0.16007
C	05:01	0.05114	0.0462
C	06:02	0.05682	0.07591
C	07:01	0.09659	0.10479
C	07:02	0.14773	0.11139
C	07:04	0	0.00908
C	08:01	0.01705	0.01155
C	08:02	0.06818	0.05281
C	08:03	0	0.00495
C	08:04	0	0.00083
C	12:02	0.02841	0.00908
C	12:03	0.04545	0.06106
C	14:02	0.01705	0.01238
C	15:02	0.02273	0.03548
C	15:05	0	0.00165
C	16:01	0.03977	0.06023
C	16:02	0.00568	0.00578
C	17:01	0.02841	0.01898
C	18:01	0.00568	0.00165
DRB1	01:01	0.0625	0.04785
DRB1	01:02	0.04545	0.03135
DRB1	01:03	0	0.0033
DRB1	03:01	0.10227	0.09983
DRB1	03:02	0.01705	0.01073
DRB1	04:01	0.04545	0.03053
DRB1	04:02	0.00568	0.00908
DRB1	04:03	0	0.00083
DRB1	04:04	0.00568	0.00825
DRB1	04:05	0.01136	0.01403
DRB1	04:06	0	0.00165
DRB1	04:07	0.08523	0.11221
DRB1	04:10	0.00568	0.00578
DRB1	07:01	0.13068	0.13119
DRB1	08:01	0.00568	0.00825
DRB1	08:02	0.05682	0.06436
DRB1	08:04	0.00568	0.00413
DRB1	09:01	0.02273	0.0264
DRB1	10:01	0.00568	0.0132
DRB1	11:01	0.02841	0.04125
DRB1	11:02	0	0.00908
DRB1	11:04	0.0625	0.0297
DRB1	12:01	0.02273	0.02145
DRB1	13:01	0.02841	0.05033
DRB1	13:02	0.03409	0.0396
DRB1	13:03	0.01705	0.00908
DRB1	13:04	0	0.00413
DRB1	14:01	0.01136	0.00743
DRB1	14:02	0.01136	0.02723
DRB1	14:06	0.02273	0.02063
DRB1	15:01	0.09091	0.06931
DRB1	15:02	0.01705	0.01073
DRB1	15:03	0.01136	0.00825
DRB1	16:01	0.01136	0.00908
DRB1	16:02	0.01705	0.0198
DQA1	01:01	0.11364	0.09901
DQA1	01:02	0.14205	0.11881
DQA1	01:03	0.05114	0.06106
DQA1	01:04	0.00568	0.00165
DQA1	01:05	0	0.00165
DQA1	02:01	0.125	0.12706
DQA1	03:01	0.11932	0.15677
DQA1	03:02	0.01136	0.0165
DQA1	03:03	0.05682	0.0429
DQA1	04:01	0.09659	0.08168
DQA1	05:01	0.10227	0.10231
DQA1	05:03	0.03409	0.04538
DQA1	05:05	0.14205	0.14521
DQB1	02:01	0.10795	0.09983
DQB1	02:02	0.11364	0.10396
DQB1	03:01	0.23864	0.2401
DQB1	03:02	0.11932	0.16172
DQB1	03:03	0.02841	0.0264
DQB1	03:19	0	0.0033
DQB1	04:02	0.10227	0.08828
DQB1	05:01	0.11364	0.10314
DQB1	05:03	0.01136	0.00578
DQB1	06:01	0.01705	0.01073
DQB1	06:02	0.09659	0.07838
DQB1	06:03	0.03409	0.05528
DQB1	06:04	0.00568	0.0165
DQB1	06:09	0.01136	0.0066
DPB1	01:01	0.06818	0.08663
DPB1	02:01	0.16477	0.15099
DPB1	02:02	0.00568	0
DPB1	03:01	0.05114	0.04373
DPB1	04:01	0.39205	0.30528
DPB1	04:02	0.15909	0.23267
DPB1	05:01	0.02841	0.02393
DPB1	06:01	0	0.00083
DPB1	09:01	0	0.0099
DPB1	10:01	0	0.01815
DPB1	104:01	0.03409	0.0297
DPB1	11:01	0.01705	0.01733
DPB1	13:01	0.01136	0.01733
DPB1	14:01	0.03409	0.03053
DPB1	15:01	0	0.00495
DPB1	16:01	0.01136	0.00165
DPB1	17:01	0.02273	0.0231
DPB1	19:01	0	0.0033
