## Supplemental File 1 for "Minimal observed impact of HLA genotype on hospitalization and severity of SARS-CoV-2 infection": Locus_OR.txt

Locus	Allele	OR	CI.lower	CI.upper	p.value	sig
A	01:01	1.68	0.88	3.53	0.10802	NS
A	02:01	0.89	0.62	1.3	0.53733	NS
A	02:05	Inf	0.76	Inf	0.078468	NS
A	03:01	0.79	0.46	1.42	0.37967	NS
A	11:01	0.5	0.25	1.07	0.037687	*
A	23:01	1.32	0.51	4.32	0.56186	NS
A	24:02	0.76	0.48	1.22	0.21396	NS
A	26:01	1.79	0.77	5.11	0.17298	NS
A	29:02	1.32	0.56	3.82	0.52358	NS
A	30:01	0.69	0.28	2.08	0.4216	NS
A	30:02	1.21	0.36	6.35	0.75214	NS
A	31:01	1.08	0.48	2.87	0.8474	NS
A	32:01	4.14	0.67	170.08	0.13106	NS
A	33:01	0.61	0.26	1.68	0.24769	NS
A	68:01	1.17	0.55	2.88	0.68114	NS
A	68:02	1.14	0.44	3.75	0.7897	NS
A	68:17	2.05	0.31	86.94	0.4816	NS
A	binned	0.53	0.14	2.98	0.32279	NS
B	07:02	0.59	0.33	1.1	0.059865	NS
B	08:01	1.09	0.51	2.7	0.81605	NS
B	14:02	0.63	0.32	1.38	0.1785	NS
B	15:01	1.91	0.76	6.16	0.16408	NS
B	18:01	0.73	0.35	1.73	0.40218	NS
B	27:05	0.69	0.25	2.35	0.45565	NS
B	35:01	1.01	0.58	1.84	0.97434	NS
B	35:03	0.66	0.24	2.26	0.40558	NS
B	38:01	1.61	0.5	8.31	0.4271	NS
B	39:05	0.94	0.32	3.76	0.91344	NS
B	40:01	0.39	0.17	0.97	0.014416	*
B	40:02	3.21	1.03	16.16	0.038614	*
B	44:02	0.77	0.35	1.94	0.51094	NS
B	44:03	1.48	0.77	3.12	0.22622	NS
B	51:01	0.93	0.51	1.81	0.80336	NS
B	52:01	0.4	0.15	1.27	0.051355	NS
B	57:01	1.12	0.33	5.86	0.85982	NS
B	binned	1.34	0.9	2.01	0.13474	NS
C	01:02	1.32	0.59	3.48	0.48922	NS
C	02:02	0.77	0.35	1.94	0.51094	NS
C	02:10	1.02	0.13	46.08	0.98775	NS
C	03:03	1.14	0.44	3.75	0.7897	NS
C	03:04	1.31	0.7	2.67	0.39154	NS
C	04:01	0.86	0.56	1.34	0.46516	NS
C	05:01	0.9	0.43	2.11	0.77229	NS
C	06:02	1.36	0.69	3	0.36444	NS
C	07:01	1.09	0.64	1.99	0.73902	NS
C	07:02	0.72	0.45	1.19	0.15945	NS
C	07:04	Inf	0.36	Inf	0.20447	NS
C	08:01	0.67	0.19	3.7	0.53575	NS
C	08:02	0.76	0.4	1.59	0.40209	NS
C	12:02	0.31	0.1	1.17	0.024751	*
C	12:03	1.37	0.64	3.34	0.41202	NS
C	14:02	0.72	0.2	3.93	0.60892	NS
C	15:02	1.58	0.56	6.14	0.38214	NS
C	16:01	1.55	0.7	4.05	0.27649	NS
C	16:02	1.02	0.13	46.08	0.98775	NS
C	17:01	0.66	0.24	2.26	0.40558	NS
C	binned	2.19	0.33	92.81	0.43689	NS
DRB1	01:01	0.76	0.38	1.64	0.41481	NS
DRB1	01:02	0.68	0.31	1.73	0.33714	NS
DRB1	03:01	0.98	0.58	1.76	0.94052	NS
DRB1	03:02	0.63	0.17	3.48	0.46918	NS
DRB1	04:01	0.67	0.3	1.68	0.30395	NS
DRB1	04:05	1.25	0.29	11.2	0.7699	NS
DRB1	04:07	1.37	0.77	2.57	0.27218	NS
DRB1	07:01	1.01	0.63	1.7	0.9613	NS
DRB1	08:02	1.15	0.58	2.54	0.68728	NS
DRB1	09:01	1.17	0.41	4.62	0.76528	NS
DRB1	10:01	2.36	0.36	99.3	0.39305	NS
DRB1	11:01	1.48	0.58	4.82	0.4066	NS
DRB1	11:04	0.46	0.23	1.03	0.025897	*
DRB1	12:01	0.95	0.32	3.79	0.92276	NS
DRB1	13:01	1.82	0.73	5.89	0.19674	NS
DRB1	13:02	1.18	0.49	3.41	0.71281	NS
DRB1	14:02	2.45	0.62	21.24	0.20633	NS
DRB1	14:06	0.91	0.31	3.65	0.86477	NS
DRB1	15:01	0.75	0.42	1.41	0.31186	NS
DRB1	16:02	1.17	0.35	6.14	0.79663	NS
DRB1	binned	0.97	0.58	1.68	0.89914	NS
DQA1	01:01	0.86	0.51	1.5	0.54711	NS
DQA1	01:02	0.81	0.51	1.34	0.37843	NS
DQA1	01:03	1.21	0.59	2.79	0.60402	NS
DQA1	02:01	1.02	0.63	1.73	0.93874	NS
DQA1	03:01	1.37	0.84	2.34	0.19601	NS
DQA1	03:02	1.46	0.35	12.99	0.61006	NS
DQA1	03:03	0.74	0.37	1.68	0.40372	NS
DQA1	04:01	0.83	0.48	1.53	0.50427	NS
DQA1	05:01	1	0.59	1.79	0.99878	NS
DQA1	05:03	1.35	0.57	3.89	0.49478	NS
DQA1	05:05	1.03	0.65	1.69	0.91111	NS
DQA1	binned	0.58	0.06	28.7	0.62217	NS
DQB1	02:01	0.92	0.54	1.62	0.7382	NS
DQB1	02:02	0.9	0.54	1.58	0.69581	NS
DQB1	03:01	1.01	0.69	1.5	0.96613	NS
DQB1	03:02	1.42	0.87	2.43	0.14783	NS
DQB1	03:03	0.93	0.35	3.09	0.87728	NS
DQB1	04:02	0.85	0.5	1.53	0.54465	NS
DQB1	05:01	0.9	0.54	1.56	0.67039	NS
DQB1	06:01	0.63	0.17	3.46	0.46301	NS
DQB1	06:02	0.8	0.46	1.46	0.40724	NS
DQB1	06:03	1.66	0.71	4.75	0.23928	NS
DQB1	06:04	2.94	0.46	122.34	0.27184	NS
DQB1	06:09	0.58	0.11	5.63	0.48508	NS
DQB1	binned	0.8	0.17	7.46	0.76843	NS
DPB1	01:01	1.3	0.69	2.65	0.41032	NS
DPB1	02:01	0.9	0.58	1.44	0.63481	NS
DPB1	03:01	0.85	0.41	1.99	0.65668	NS
DPB1	04:01	0.68	0.49	0.96	0.020721	*
DPB1	04:02	1.6	1.04	2.55	0.028509	*
DPB1	05:01	0.84	0.32	2.81	0.71928	NS
DPB1	104:01	0.87	0.35	2.56	0.75082	NS
DPB1	11:01	1.02	0.3	5.38	0.97866	NS
DPB1	13:01	1.53	0.37	13.61	0.56253	NS
DPB1	14:01	0.89	0.37	2.63	0.79878	NS
DPB1	17:01	1.02	0.35	4.04	0.97529	NS
DPB1	binned	2.33	0.74	11.81	0.14822	NS
