## Supplemental File 1 for "Minimal observed impact of HLA genotype on hospitalization and severity of SARS-CoV-2 infection": Locus_table.txt

Locus	Allele	Group.0	Group.1
A	01:01	11	122
A	02:01	49	311
A	02:05	0	21
A	03:01	18	100
A	11:01	12	43
A	23:01	5	45
A	24:02	28	152
A	26:01	6	72
A	29:02	6	54
A	30:01	6	29
A	30:02	3	25
A	31:01	7	52
A	32:01	1	28
A	33:01	7	30
A	68:01	8	64
A	68:02	5	39
A	68:17	1	14
A	binned	3	11
B	07:02	17	72
B	08:01	8	60
B	14:02	11	49
B	15:01	5	64
B	18:01	9	46
B	27:05	5	24
B	35:01	17	118
B	35:03	5	23
B	38:01	3	33
B	39:05	4	26
B	40:01	9	25
B	40:02	3	64
B	44:02	8	43
B	44:03	11	109
B	51:01	14	90
B	52:01	6	17
B	57:01	3	23
B	binned	38	326
C	01:02	7	63
C	02:02	8	43
C	02:10	1	7
C	03:03	5	39
C	03:04	12	106
C	04:01	32	194
C	05:01	9	56
C	06:02	10	92
C	07:01	17	127
C	07:02	26	135
C	07:04	0	11
C	08:01	3	14
C	08:02	12	64
C	12:02	5	11
C	12:03	8	74
C	14:02	3	15
C	15:02	4	43
C	16:01	7	73
C	16:02	1	7
C	17:01	5	23
C	binned	1	15
DRB1	01:01	11	58
DRB1	01:02	8	38
DRB1	03:01	18	121
DRB1	03:02	3	13
DRB1	04:01	8	37
DRB1	04:05	2	17
DRB1	04:07	15	136
DRB1	07:01	23	159
DRB1	08:02	10	78
DRB1	09:01	4	32
DRB1	10:01	1	16
DRB1	11:01	5	50
DRB1	11:04	11	36
DRB1	12:01	4	26
DRB1	13:01	5	61
DRB1	13:02	6	48
DRB1	14:02	2	33
DRB1	14:06	4	25
DRB1	15:01	16	84
DRB1	16:02	3	24
DRB1	binned	20	133
DQA1	01:01	20	120
DQA1	01:02	25	144
DQA1	01:03	9	74
DQA1	02:01	22	154
DQA1	03:01	21	190
DQA1	03:02	2	20
DQA1	03:03	10	52
DQA1	04:01	17	99
DQA1	05:01	18	124
DQA1	05:03	6	55
DQA1	05:05	25	176
DQA1	binned	1	4
DQB1	02:01	19	121
DQB1	02:02	20	126
DQB1	03:01	42	291
DQB1	03:02	21	196
DQB1	03:03	5	32
DQB1	04:02	18	107
DQB1	05:01	20	125
DQB1	06:01	3	13
DQB1	06:02	17	95
DQB1	06:03	6	67
DQB1	06:04	1	20
DQB1	06:09	2	8
DQB1	binned	2	11
DPB1	01:01	12	105
DPB1	02:01	29	183
DPB1	03:01	9	53
DPB1	04:01	69	370
DPB1	04:02	28	282
DPB1	05:01	5	29
DPB1	104:01	6	36
DPB1	11:01	3	21
DPB1	13:01	2	21
DPB1	14:01	6	37
DPB1	17:01	4	28
DPB1	binned	3	47
