## Supplemental File 1 for "Minimal observed impact of HLA genotype on hospitalization and severity of SARS-CoV-2 infection": AA_binned.txt

Locus	Position	Residue	Group.0	Group.1
A	Position.62	G	5	18
A	Position.62	L	0	2
A	Position.62	R	2	12
A	Position.114	E	0	1
A	Position.114	Q	5	18
A	Position.153	E	4	11
A	Position.153	W	0	1
A	Position.171	R	2	3
A	Position.171	W	1	8
B	Position.50	G	2	5
B	Position.50	M	3	16
B	Position.72	C	4	7
B	Position.72	M	1	3
B	Position.72	Y	5	20
B	Position.75	K	1	2
B	Position.75	Q	5	20
B	Position.75	S	1	3
B	Position.92	I	7	16
B	Position.92	T	6	15
B	Position.110	N	1	2
B	Position.110	S	4	21
B	Position.110	V	1	0
B	Position.129	D	3	6
B	Position.129	F	3	6
B	Position.129	L	4	13
B	Position.169	D	3	7
B	Position.169	R	1	10
B	Position.169	W	1	8
C	Position.9	F	2	10
C	Position.9	S	1	11
C	Position.104	C	2	10
C	Position.104	F	1	11
C	Position.104	S	4	17
C	Position.121	F	1	20
C	Position.121	L	2	8
C	Position.168	D	0	1
C	Position.168	Q	0	2
C	Position.168	W	5	19
DRB1	Position.11	D	1	10
DRB1	Position.11	G	1	8
DRB1	Position.11	L	0	5
DRB1	Position.11	V	1	10
DRB1	Position.13	G	4	12
DRB1	Position.13	H	1	8
DRB1	Position.13	Y	1	8
DRB1	Position.27	L	1	13
DRB1	Position.27	Y	2	14
DRB1	Position.29	E	2	22
DRB1	Position.29	H	1	10
DRB1	Position.31	C	0	5
DRB1	Position.31	G	1	10
DRB1	Position.31	H	1	6
DRB1	Position.31	L	1	8
DRB1	Position.31	R	0	2
DRB1	Position.58	A	2	3
DRB1	Position.58	S	3	5
DRB1	Position.72	A	6	16
DRB1	Position.72	E	1	11
DRB1	Position.72	K	1	6
DRB1	Position.75	E	3	18
DRB1	Position.75	L	2	5
DRB1	Position.75	Q	1	8
DRB1	Position.75	R	1	4
DQA1	Position.47	K	1	8
DQA1	Position.47	Q	2	17
DQB1	Position.57	A	0	16
DQB1	Position.57	S	2	8
DQB1	Position.57	V	1	12
DQB1	Position.71	D	1	1
DQB1	Position.71	K	0	11
DPB1	Position.9	H	2	9
DPB1	Position.9	Y	7	18
