## Supplemental File 1 for "Minimal observed impact of HLA genotype on hospitalization and severity of SARS-CoV-2 infection": AA_chisq.txt

Locus	Position	X.square	df	p.value	sig
A	Position.9	6.6878	3	0.082544	NS
A	Position.62	5.7768	2	0.055664	NS
A	Position.65	3.1431	1	0.076249	NS
A	Position.66	2.1874	1	0.13914	NS
A	Position.70	0.1472	1	0.70125	NS
A	Position.76	2.8458	2	0.24102	NS
A	Position.79	1.9968	1	0.15763	NS
A	Position.80	1.9968	1	0.15763	NS
A	Position.81	1.9968	1	0.15763	NS
A	Position.82	1.9968	1	0.15763	NS
A	Position.83	1.9968	1	0.15763	NS
A	Position.90	0.007	1	0.93313	NS
A	Position.95	4.2584	2	0.11893	NS
A	Position.97	2.8238	2	0.24369	NS
A	Position.105	0.1507	1	0.69784	NS
A	Position.114	2.7179	2	0.25693	NS
A	Position.128	1.685	1	0.19426	NS
A	Position.145	0	1	1	NS
A	Position.153	1.2692	2	0.53015	NS
A	Position.171	2.7937	2	0.24738	NS
A	Position.178	0.0796	1	0.77782	NS
A	Position.181	1.3454	1	0.24608	NS
A	Position.182	1.3454	1	0.24608	NS
B	Position.11	0.176	1	0.67482	NS
B	Position.12	0.176	1	0.67482	NS
B	Position.24	0.0423	2	0.97908	NS
B	Position.37	0	1	1	NS
B	Position.46	0.0243	1	0.87602	NS
B	Position.50	1.3143	3	0.72575	NS
B	Position.68	0.535	1	0.4645	NS
B	Position.72	4.2368	2	0.12023	NS
B	Position.75	0.0294	1	0.86389	NS
B	Position.76	0.0294	1	0.86389	NS
B	Position.86	0.2371	1	0.62632	NS
B	Position.89	3.148	1	0.07602	NS
B	Position.92	3.8192	1	0.050667	NS
B	Position.93	3.148	1	0.07602	NS
B	Position.94	3.8192	1	0.050667	NS
B	Position.95	3.8192	1	0.050667	NS
B	Position.108	0.0287	2	0.98577	NS
B	Position.110	0.246	2	0.88428	NS
B	Position.116	1.1014	1	0.29395	NS
B	Position.129	4.8122	2	0.090164	NS
B	Position.144	0.3032	1	0.5819	NS
B	Position.165	0	1	1	NS
B	Position.169	0.0243	1	0.87602	NS
B	Position.176	1.5723	2	0.45559	NS
C	Position.9	0.9117	2	0.6339	NS
C	Position.21	0.6552	1	0.41827	NS
C	Position.24	0	1	1	NS
C	Position.78	0.1082	1	0.74217	NS
C	Position.82	0.3032	1	0.5819	NS
C	Position.85	0.3032	1	0.5819	NS
C	Position.95	0.2335	1	0.62894	NS
C	Position.99	1.076	1	0.2996	NS
C	Position.102	0	1	1	NS
C	Position.104	0.3306	1	0.56531	NS
C	Position.121	3.6971	2	0.15746	NS
C	Position.159	0	1	1	NS
C	Position.168	0.5751	2	0.75009	NS
DRB1	Position.9	0.9213	2	0.63087	NS
DRB1	Position.11	4.7984	2	0.09079	NS
DRB1	Position.12	0.0986	1	0.75351	NS
DRB1	Position.13	4.1039	3	0.25047	NS
DRB1	Position.27	1.5226	1	0.21723	NS
DRB1	Position.29	2.8038	1	0.094041	NS
DRB1	Position.31	2.5222	1	0.11226	NS
DRB1	Position.33	0.2065	1	0.64951	NS
DRB1	Position.38	2.4928	4	0.64592	NS
DRB1	Position.48	0.1917	1	0.66154	NS
DRB1	Position.58	4.2343	2	0.12038	NS
DRB1	Position.68	0.1254	2	0.9392	NS
DRB1	Position.71	0.1913	2	0.9088	NS
DRB1	Position.72	0	1	1	NS
DRB1	Position.75	0.0887	1	0.76587	NS
DRB1	Position.87	0.0171	1	0.89586	NS
DQA1	Position.11	0.5069	1	0.47648	NS
DQA1	Position.18	0.5069	1	0.47648	NS
DQA1	Position.25	0.0662	1	0.79692	NS
DQA1	Position.34	0.7753	1	0.37858	NS
DQA1	Position.40	0	1	1	NS
DQA1	Position.45	0.5069	1	0.47648	NS
DQA1	Position.47	1.8114	2	0.40426	NS
DQA1	Position.48	0.5069	1	0.47648	NS
DQA1	Position.50	1.8114	2	0.40426	NS
DQA1	Position.51	0	1	1	NS
DQA1	Position.52	1.0514	2	0.59115	NS
DQA1	Position.53	1.8114	2	0.40426	NS
DQA1	Position.55	0.5069	1	0.47648	NS
DQA1	Position.56	1.4081	2	0.49458	NS
DQA1	Position.61	0.5069	1	0.47648	NS
DQA1	Position.64	0.5069	1	0.47648	NS
DQA1	Position.66	0.5069	1	0.47648	NS
DQA1	Position.69	1.1622	2	0.55928	NS
DQA1	Position.76	1.4081	2	0.49458	NS
DQA1	Position.80	0.5069	1	0.47648	NS
DQB1	Position.13	0.7841	1	0.37588	NS
DQB1	Position.14	0	1	1	NS
DQB1	Position.26	2.4456	2	0.29441	NS
DQB1	Position.30	3.2451	2	0.19739	NS
DQB1	Position.38	0	1	1	NS
DQB1	Position.45	0.0294	1	0.86389	NS
DQB1	Position.53	0.263	1	0.60806	NS
DQB1	Position.55	3.1825	2	0.20367	NS
DQB1	Position.57	4.0569	1	0.043991	*
DQB1	Position.71	1.2863	2	0.52564	NS
DQB1	Position.74	2.9193	2	0.23232	NS
DQB1	Position.75	0.1528	1	0.6959	NS
DQB1	Position.77	0.4878	1	0.48491	NS
DQB1	Position.84	0.263	1	0.60806	NS
DQB1	Position.85	0.263	1	0.60806	NS
DQB1	Position.87	2.2111	2	0.33102	NS
DQB1	Position.89	0.263	1	0.60806	NS
DQB1	Position.90	0.263	1	0.60806	NS
DPB1	Position.8	0.5781	1	0.44705	NS
DPB1	Position.9	0.5781	1	0.44705	NS
DPB1	Position.42	2.6705	2	0.26309	NS
DPB1	Position.43	0.423	1	0.51542	NS
DPB1	Position.62	0.8638	2	0.64928	NS
DPB1	Position.63	0.0022	1	0.96296	NS
DPB1	Position.76	0	1	1	NS
DPB1	Position.91	0.0983	1	0.75388	NS
DPB1	Position.92	0.0983	1	0.75388	NS
DPB1	Position.93	0.0983	1	0.75388	NS
DPB1	Position.94	0.0983	1	0.75388	NS
