## Supplemental File 1 for "Minimal observed impact of HLA genotype on hospitalization and severity of SARS-CoV-2 infection": AA_freqs.txt

Locus	Position	Residue	Group.0	Group.1
A	Position.9	F	0.00381	0.00992
A	Position.9	S	0.00076	0.0137
A	Position.9	T	0.00114	0.0052
A	Position.9	Y	0.00267	0.01465
A	Position.62	binned	0.00267	0.01512
A	Position.62	E	0.00076	0.01323
A	Position.62	Q	0.00496	0.01512
A	Position.65	G	0.00076	0.01323
A	Position.65	R	0.00763	0.03024
A	Position.66	K	0.00267	0.02268
A	Position.66	N	0.00572	0.02079
A	Position.70	H	0.00534	0.03072
A	Position.70	Q	0.00305	0.01276
A	Position.76	A	0.00114	0.0052
A	Position.76	E	0.00114	0.0137
A	Position.76	V	0.0061	0.02457
A	Position.79	G	0.00725	0.02977
A	Position.79	R	0.00114	0.0137
A	Position.80	I	0.00114	0.0137
A	Position.80	T	0.00725	0.02977
A	Position.81	A	0.00114	0.0137
A	Position.81	L	0.00725	0.02977
A	Position.82	L	0.00114	0.0137
A	Position.82	R	0.00725	0.02977
A	Position.83	G	0.00725	0.02977
A	Position.83	R	0.00114	0.0137
A	Position.90	A	0.00534	0.0293
A	Position.90	D	0.00305	0.01418
A	Position.95	I	0.00572	0.02174
A	Position.95	L	0.00076	0.01323
A	Position.95	V	0.00191	0.00851
A	Position.97	I	0.00381	0.01229
A	Position.97	M	0.00229	0.0189
A	Position.97	R	0.00229	0.01229
A	Position.105	P	0.00343	0.01465
A	Position.105	S	0.00496	0.02883
A	Position.114	binned	0.00191	0.00898
A	Position.114	H	0.00267	0.02174
A	Position.114	R	0.00381	0.01276
A	Position.128	K	0.00267	0.02174
A	Position.128	N	0.00572	0.02174
A	Position.145	K	0.00648	0.03355
A	Position.145	Q	0.00191	0.00992
A	Position.153	A	0.00267	0.0104
A	Position.153	binned	0.00153	0.00567
A	Position.153	V	0.0042	0.02741
A	Position.171	binned	0.00114	0.0052
A	Position.171	L	0.00458	0.01607
A	Position.171	Q	0.00267	0.02221
A	Position.178	R	0.00305	0.01323
A	Position.178	T	0.00534	0.03024
A	Position.181	D	0.00153	0.01465
A	Position.181	E	0.00686	0.02883
A	Position.182	G	0.00153	0.01465
A	Position.182	W	0.00686	0.02883
B	Position.11	A	0.00585	0.02717
B	Position.11	S	0.00219	0.01449
B	Position.12	M	0.00585	0.02717
B	Position.12	V	0.00219	0.01449
B	Position.24	A	0.00365	0.01811
B	Position.24	S	0.00219	0.01132
B	Position.24	T	0.00219	0.01223
B	Position.37	L	0.00183	0.00996
B	Position.37	Q	0.00621	0.0317
B	Position.46	A	0.00621	0.03034
B	Position.46	T	0.00183	0.01132
B	Position.50	binned	0.00183	0.00951
B	Position.50	E	0.00292	0.01042
B	Position.50	K	0.00146	0.00906
B	Position.50	T	0.00183	0.01268
B	Position.68	E	0.00292	0.01993
B	Position.68	N	0.00512	0.02174
B	Position.72	binned	0.00365	0.01359
B	Position.72	F	0.00256	0.0086
B	Position.72	S	0.00183	0.01947
B	Position.75	binned	0.00256	0.01132
B	Position.75	N	0.00548	0.03034
B	Position.76	A	0.00256	0.01132
B	Position.76	T	0.00548	0.03034
B	Position.86	D	0.00292	0.01177
B	Position.86	Y	0.00512	0.02989
B	Position.89	N	0.00439	0.01313
B	Position.89	S	0.00365	0.02853
B	Position.92	binned	0.00475	0.01404
B	Position.92	N	0.00329	0.02762
B	Position.93	A	0.00439	0.01313
B	Position.93	L	0.00365	0.02853
B	Position.94	L	0.00475	0.01404
B	Position.94	R	0.00329	0.02762
B	Position.95	G	0.00329	0.02762
B	Position.95	R	0.00475	0.01404
B	Position.108	I	0.00146	0.00815
B	Position.108	L	0.00402	0.02083
B	Position.108	W	0.00256	0.01268
B	Position.110	binned	0.00219	0.01042
B	Position.110	R	0.00329	0.01947
B	Position.110	T	0.00256	0.01177
B	Position.116	L	0.0011	0.01132
B	Position.116	V	0.00694	0.03034
B	Position.129	binned	0.00365	0.01132
B	Position.129	S	0.00073	0.01223
B	Position.129	Y	0.00365	0.01811
B	Position.144	R	0.00183	0.01313
B	Position.144	S	0.00621	0.02853
B	Position.165	E	0.00292	0.0163
B	Position.165	V	0.00512	0.02536
B	Position.169	binned	0.00183	0.01132
B	Position.169	L	0.00621	0.03034
B	Position.176	E	0.00183	0.01449
B	Position.176	L	0.00365	0.01811
B	Position.176	T	0.00256	0.00906
C	Position.9	binned	0.00202	0.01756
C	Position.9	D	0.00472	0.02257
C	Position.9	Y	0.0081	0.03678
C	Position.21	H	0.0054	0.01923
C	Position.21	R	0.00945	0.05768
C	Position.24	A	0.00877	0.04598
C	Position.24	S	0.00607	0.03093
C	Position.78	A	0.00675	0.04013
C	Position.78	T	0.0081	0.03678
C	Position.82	N	0.00337	0.02424
C	Position.82	S	0.01147	0.05267
C	Position.85	K	0.00337	0.02424
C	Position.85	N	0.01147	0.05267
C	Position.95	A	0.01012	0.04598
C	Position.95	D	0.00472	0.03093
C	Position.99	I	0.0054	0.01756
C	Position.99	T	0.00945	0.05935
C	Position.102	R	0.0108	0.05685
C	Position.102	W	0.00405	0.02006
C	Position.104	binned	0.00472	0.03177
C	Position.104	Y	0.01012	0.04514
C	Position.121	binned	0.00202	0.02341
C	Position.121	S	0.00742	0.03762
C	Position.121	Y	0.0054	0.01588
C	Position.159	L	0.00337	0.01756
C	Position.159	W	0.01147	0.05935
C	Position.168	binned	0.00337	0.01839
C	Position.168	L	0.00877	0.03929
C	Position.168	R	0.0027	0.01923
DRB1	Position.9	E	0.00658	0.03396
DRB1	Position.9	K	0.00055	0.00679
DRB1	Position.9	W	0.00493	0.02174
DRB1	Position.11	binned	0.00164	0.02242
DRB1	Position.11	P	0.00439	0.01291
DRB1	Position.11	S	0.00603	0.02717
DRB1	Position.12	K	0.00603	0.03532
DRB1	Position.12	T	0.00603	0.02717
DRB1	Position.13	binned	0.00329	0.01902
DRB1	Position.13	F	0.00055	0.01155
DRB1	Position.13	R	0.00439	0.01291
DRB1	Position.13	S	0.00384	0.01902
DRB1	Position.27	binned	0.00164	0.01834
DRB1	Position.27	F	0.01042	0.04415
DRB1	Position.29	binned	0.00164	0.02174
DRB1	Position.29	D	0.01042	0.04076
DRB1	Position.31	binned	0.00164	0.02106
DRB1	Position.31	Y	0.01042	0.04143
DRB1	Position.33	H	0.00274	0.01902
DRB1	Position.33	Y	0.00932	0.04347
DRB1	Position.38	F	0.00164	0.00815
DRB1	Position.38	L	0.00055	0.00408
DRB1	Position.38	N	0.00164	0.01766
DRB1	Position.38	S	0.00439	0.0163
DRB1	Position.38	Y	0.00384	0.0163
DRB1	Position.48	F	0.00713	0.03193
DRB1	Position.48	Y	0.00493	0.03057
DRB1	Position.58	binned	0.00274	0.00543
DRB1	Position.58	D	0.00768	0.04076
DRB1	Position.58	V	0.00164	0.0163
DRB1	Position.68	F	0.00329	0.01834
DRB1	Position.68	I	0.00548	0.02581
DRB1	Position.68	L	0.00329	0.01834
DRB1	Position.71	D	0.00603	0.02921
DRB1	Position.71	Q	0.00439	0.02242
DRB1	Position.71	R	0.00164	0.01087
DRB1	Position.72	binned	0.00439	0.02242
DRB1	Position.72	R	0.00768	0.04008
DRB1	Position.75	A	0.00822	0.03872
DRB1	Position.75	binned	0.00384	0.02377
DRB1	Position.87	G	0.00877	0.04279
DRB1	Position.87	V	0.00329	0.0197
DQA1	Position.11	C	0.0057	0.02391
DQA1	Position.11	Y	0.00395	0.02608
DQA1	Position.18	F	0.0057	0.02391
DQA1	Position.18	S	0.00395	0.02608
DQA1	Position.25	F	0.00219	0.01413
DQA1	Position.25	Y	0.00746	0.03587
DQA1	Position.34	E	0.00263	0.02011
DQA1	Position.34	Q	0.00702	0.02989
DQA1	Position.40	E	0.00702	0.0375
DQA1	Position.40	G	0.00263	0.0125
DQA1	Position.45	A	0.0057	0.02391
DQA1	Position.45	V	0.00395	0.02608
DQA1	Position.47	binned	0.00132	0.01359
DQA1	Position.47	C	0.00263	0.0125
DQA1	Position.47	R	0.0057	0.02391
DQA1	Position.48	L	0.00395	0.02608
DQA1	Position.48	W	0.0057	0.02391
DQA1	Position.50	E	0.0057	0.02391
DQA1	Position.50	L	0.00132	0.01359
DQA1	Position.50	V	0.00263	0.0125
DQA1	Position.51	F	0.00702	0.0375
DQA1	Position.51	L	0.00263	0.0125
DQA1	Position.52	H	0.00044	0.00435
DQA1	Position.52	R	0.00351	0.02174
DQA1	Position.52	S	0.0057	0.02391
DQA1	Position.53	K	0.0057	0.02391
DQA1	Position.53	Q	0.00263	0.0125
DQA1	Position.53	R	0.00132	0.01359
DQA1	Position.55	G	0.0057	0.02391
DQA1	Position.55	R	0.00395	0.02608
DQA1	Position.56	G	0.0057	0.02391
DQA1	Position.56	InDel	0.00307	0.01685
DQA1	Position.56	R	0.00088	0.00924
DQA1	Position.61	F	0.00395	0.02608
DQA1	Position.61	G	0.0057	0.02391
DQA1	Position.64	R	0.0057	0.02391
DQA1	Position.64	T	0.00395	0.02608
DQA1	Position.66	I	0.00395	0.02608
DQA1	Position.66	M	0.0057	0.02391
DQA1	Position.69	A	0.0057	0.02391
DQA1	Position.69	L	0.00351	0.02119
DQA1	Position.69	T	0.00044	0.00489
DQA1	Position.76	L	0.00307	0.01685
DQA1	Position.76	M	0.0057	0.02391
DQA1	Position.76	V	0.00088	0.00924
DQA1	Position.80	S	0.00395	0.02608
DQA1	Position.80	Y	0.0057	0.02391
DQB1	Position.13	A	0.00487	0.01811
DQB1	Position.13	G	0.00585	0.03744
DQB1	Position.14	L	0.00292	0.01449
DQB1	Position.14	M	0.0078	0.04106
DQB1	Position.26	G	0.00341	0.01509
DQB1	Position.26	L	0.00244	0.02234
DQB1	Position.26	Y	0.00487	0.01811
DQB1	Position.30	H	0.00341	0.01872
DQB1	Position.30	S	0	0.00664
DQB1	Position.30	Y	0.00731	0.03019
DQB1	Position.38	A	0.00634	0.0314
DQB1	Position.38	V	0.00439	0.02415
DQB1	Position.45	E	0.00341	0.01509
DQB1	Position.45	G	0.00731	0.04045
DQB1	Position.53	L	0.00487	0.03019
DQB1	Position.53	Q	0.00585	0.02536
DQB1	Position.55	L	0	0.00664
DQB1	Position.55	P	0.00439	0.02294
DQB1	Position.55	R	0.00634	0.02596
DQB1	Position.57	binned	0.00146	0.02174
DQB1	Position.57	D	0.00926	0.03381
DQB1	Position.71	A	0.00292	0.01449
DQB1	Position.71	binned	0.00049	0.00725
DQB1	Position.71	T	0.00731	0.03381
DQB1	Position.74	A	0	0.00664
DQB1	Position.74	E	0.00731	0.03381
DQB1	Position.74	S	0.00341	0.01509
DQB1	Position.75	L	0.00731	0.03381
DQB1	Position.75	V	0.00341	0.02174
DQB1	Position.77	R	0.00292	0.02113
DQB1	Position.77	T	0.0078	0.03442
DQB1	Position.84	E	0.00585	0.02536
DQB1	Position.84	Q	0.00487	0.03019
DQB1	Position.85	L	0.00487	0.03019
DQB1	Position.85	V	0.00585	0.02536
DQB1	Position.87	F	0.00292	0.00785
DQB1	Position.87	L	0.00487	0.03019
DQB1	Position.87	Y	0.00292	0.01751
DQB1	Position.89	G	0.00585	0.02536
DQB1	Position.89	T	0.00487	0.03019
DQB1	Position.90	I	0.00585	0.02536
DQB1	Position.90	T	0.00487	0.03019
DPB1	Position.8	L	0.01046	0.06392
DPB1	Position.8	V	0.00724	0.02697
DPB1	Position.9	binned	0.00724	0.02697
DPB1	Position.9	F	0.01046	0.06392
DPB1	Position.42	F	0.00885	0.05194
DPB1	Position.42	L	0.00402	0.02697
DPB1	Position.42	Y	0.00483	0.01199
DPB1	Position.43	A	0.00805	0.03196
DPB1	Position.43	V	0.00965	0.05893
DPB1	Position.62	A	0.00805	0.03196
DPB1	Position.62	D	0.00563	0.03196
DPB1	Position.62	E	0.00402	0.02697
DPB1	Position.63	A	0.01207	0.05893
DPB1	Position.63	E	0.00563	0.03196
DPB1	Position.76	E	0.00402	0.02297
DPB1	Position.76	K	0.01368	0.06792
DPB1	Position.91	D	0.01126	0.05194
DPB1	Position.91	G	0.00644	0.03895
DPB1	Position.92	E	0.01126	0.05194
DPB1	Position.92	G	0.00644	0.03895
DPB1	Position.93	A	0.01126	0.05194
DPB1	Position.93	P	0.00644	0.03895
DPB1	Position.94	M	0.00644	0.03895
DPB1	Position.94	V	0.01126	0.05194
