## Supplemental File 1 for "Minimal observed impact of HLA genotype on hospitalization and severity of SARS-CoV-2 infection": AA_OR.txt

Locus	Position	Residue	OR	CI.lower	CI.upper	p.value	sig
A	Position.9	F	0.35	0.12	1.07	0.032125	*
A	Position.9	S	4.6	1	42.77	0.033658	*
A	Position.9	T	0.86	0.2	5.27	0.82926	NS
A	Position.9	Y	1.09	0.37	3.5	0.86673	NS
A	Position.62	binned	1.14	0.39	3.66	0.79233	NS
A	Position.62	E	4.38	0.94	40.76	0.041117	*
A	Position.62	Q	0.37	0.13	1.06	0.036129	*
A	Position.65	G	4.38	0.94	40.76	0.041117	*
A	Position.65	R	0.23	0.02	1.06	0.041117	*
A	Position.66	K	2.34	0.8	7.39	0.086075	NS
A	Position.66	N	0.43	0.14	1.25	0.086075	NS
A	Position.70	H	1.38	0.44	4	0.52159	NS
A	Position.70	Q	0.73	0.25	2.25	0.52159	NS
A	Position.76	A	0.86	0.2	5.27	0.82926	NS
A	Position.76	E	2.92	0.76	16.46	0.093512	NS
A	Position.76	V	0.49	0.14	1.47	0.16397	NS
A	Position.79	G	0.34	0.06	1.32	0.093512	NS
A	Position.79	R	2.92	0.76	16.46	0.093512	NS
A	Position.80	I	2.92	0.76	16.46	0.093512	NS
A	Position.80	T	0.34	0.06	1.32	0.093512	NS
A	Position.81	A	2.92	0.76	16.46	0.093512	NS
A	Position.81	L	0.34	0.06	1.32	0.093512	NS
A	Position.82	L	2.92	0.76	16.46	0.093512	NS
A	Position.82	R	0.34	0.06	1.32	0.093512	NS
A	Position.83	G	0.34	0.06	1.32	0.093512	NS
A	Position.83	R	2.92	0.76	16.46	0.093512	NS
A	Position.90	A	1.18	0.38	3.41	0.73715	NS
A	Position.90	D	0.85	0.29	2.6	0.73715	NS
A	Position.95	I	0.47	0.15	1.36	0.12454	NS
A	Position.95	L	4.38	0.94	40.76	0.041117	*
A	Position.95	V	0.83	0.25	3.26	0.73989	NS
A	Position.97	I	0.47	0.16	1.39	0.1191	NS
A	Position.97	M	2.05	0.68	6.96	0.16397	NS
A	Position.97	R	1.05	0.34	3.65	0.92617	NS
A	Position.105	P	0.73	0.26	2.18	0.52421	NS
A	Position.105	S	1.36	0.46	3.88	0.52421	NS
A	Position.114	binned	0.88	0.27	3.47	0.83018	NS
A	Position.114	H	2.14	0.73	6.78	0.12454	NS
A	Position.114	R	0.5	0.17	1.46	0.1472	NS
A	Position.128	K	2.14	0.73	6.78	0.12454	NS
A	Position.128	N	0.47	0.15	1.36	0.12454	NS
A	Position.145	K	0.99	0.26	3.27	0.99208	NS
A	Position.145	Q	1.01	0.31	3.91	0.99208	NS
A	Position.153	A	0.67	0.22	2.22	0.44438	NS
A	Position.153	binned	0.67	0.18	3.22	0.53308	NS
A	Position.153	V	1.71	0.6	4.84	0.26084	NS
A	Position.171	binned	0.86	0.2	5.27	0.82926	NS
A	Position.171	L	0.49	0.17	1.39	0.13088	NS
A	Position.171	Q	2.24	0.77	7.08	0.10393	NS
A	Position.178	R	0.77	0.26	2.36	0.59096	NS
A	Position.178	T	1.31	0.42	3.79	0.59096	NS
A	Position.181	D	2.29	0.67	10.03	0.15643	NS
A	Position.181	E	0.44	0.1	1.5	0.15643	NS
A	Position.182	G	2.29	0.67	10.03	0.15643	NS
A	Position.182	W	0.44	0.1	1.5	0.15643	NS
B	Position.11	A	0.7	0.21	2.14	0.50205	NS
B	Position.11	S	1.42	0.47	4.87	0.50205	NS
B	Position.12	M	0.7	0.21	2.14	0.50205	NS
B	Position.12	V	1.42	0.47	4.87	0.50205	NS
B	Position.24	A	0.92	0.33	2.65	0.86673	NS
B	Position.24	S	1	0.32	3.46	0.99253	NS
B	Position.24	T	1.11	0.36	3.83	0.84712	NS
B	Position.37	L	1.07	0.33	4.13	0.90645	NS
B	Position.37	Q	0.94	0.24	3.06	0.90645	NS
B	Position.46	A	0.79	0.21	2.55	0.67048	NS
B	Position.46	T	1.27	0.39	4.86	0.67048	NS
B	Position.50	binned	1.01	0.31	3.91	0.99208	NS
B	Position.50	E	0.58	0.2	1.83	0.28188	NS
B	Position.50	K	1.25	0.35	5.64	0.71312	NS
B	Position.50	T	1.49	0.46	5.66	0.47393	NS
B	Position.68	E	1.6	0.56	4.85	0.3322	NS
B	Position.68	N	0.62	0.21	1.78	0.3322	NS
B	Position.72	binned	0.58	0.2	1.69	0.25673	NS
B	Position.72	F	0.56	0.18	1.86	0.26215	NS
B	Position.72	S	2.98	0.94	11.13	0.04044	*
B	Position.75	binned	0.8	0.27	2.61	0.6632	NS
B	Position.75	N	1.25	0.38	3.74	0.6632	NS
B	Position.76	A	0.8	0.27	2.61	0.6632	NS
B	Position.76	T	1.25	0.38	3.74	0.6632	NS
B	Position.86	D	0.69	0.24	2.14	0.45549	NS
B	Position.86	Y	1.45	0.47	4.23	0.45549	NS
B	Position.89	N	0.38	0.13	1.1	0.043225	*
B	Position.89	S	2.61	0.91	7.54	0.043225	*
B	Position.92	binned	0.35	0.12	1.01	0.027946	*
B	Position.92	N	2.84	0.99	8.36	0.027946	*
B	Position.93	A	0.38	0.13	1.1	0.043225	*
B	Position.93	L	2.61	0.91	7.54	0.043225	*
B	Position.94	L	0.35	0.12	1.01	0.027946	*
B	Position.94	R	2.84	0.99	8.36	0.027946	*
B	Position.95	G	2.84	0.99	8.36	0.027946	*
B	Position.95	R	0.35	0.12	1.01	0.027946	*
B	Position.108	I	1.09	0.31	4.99	0.88257	NS
B	Position.108	L	1	0.35	2.83	1	NS
B	Position.108	W	0.94	0.32	3.03	0.89944	NS
B	Position.110	binned	0.89	0.29	3.11	0.82596	NS
B	Position.110	R	1.27	0.45	3.71	0.62186	NS
B	Position.110	T	0.84	0.28	2.74	0.74102	NS
B	Position.116	L	2.36	0.61	13.45	0.18512	NS
B	Position.116	V	0.42	0.07	1.64	0.18512	NS
B	Position.129	binned	0.45	0.16	1.32	0.094931	NS
B	Position.129	S	4.15	0.89	38.76	0.050013	NS
B	Position.129	Y	0.92	0.33	2.65	0.86673	NS
B	Position.144	R	1.57	0.49	5.94	0.41794	NS
B	Position.144	S	0.64	0.17	2.05	0.41794	NS
B	Position.165	E	1.12	0.39	3.42	0.81074	NS
B	Position.165	V	0.89	0.29	2.55	0.81074	NS
B	Position.169	binned	1.27	0.39	4.86	0.67048	NS
B	Position.169	L	0.79	0.21	2.55	0.67048	NS
B	Position.176	E	1.81	0.57	6.84	0.27796	NS
B	Position.176	L	0.92	0.33	2.65	0.86673	NS
B	Position.176	T	0.6	0.2	1.98	0.31783	NS
C	Position.9	binned	1.87	0.48	10.78	0.34221	NS
C	Position.9	D	0.89	0.3	2.88	0.82001	NS
C	Position.9	Y	0.76	0.27	2.15	0.57116	NS
C	Position.21	H	0.58	0.2	1.83	0.28188	NS
C	Position.21	R	1.71	0.55	5.05	0.28188	NS
C	Position.24	A	1.03	0.35	2.91	0.95263	NS
C	Position.24	S	0.97	0.34	2.86	0.95263	NS
C	Position.78	A	1.31	0.46	3.75	0.57116	NS
C	Position.78	T	0.76	0.27	2.15	0.57116	NS
C	Position.82	N	1.57	0.49	5.94	0.41794	NS
C	Position.82	S	0.64	0.17	2.05	0.41794	NS
C	Position.85	K	1.57	0.49	5.94	0.41794	NS
C	Position.85	N	0.64	0.17	2.05	0.41794	NS
C	Position.95	A	0.69	0.22	2.03	0.46724	NS
C	Position.95	D	1.44	0.49	4.59	0.46724	NS
C	Position.99	I	0.52	0.17	1.64	0.19028	NS
C	Position.99	T	1.93	0.61	5.74	0.19028	NS
C	Position.102	R	1.06	0.3	3.29	0.90966	NS
C	Position.102	W	0.94	0.3	3.29	0.90966	NS
C	Position.104	binned	1.51	0.52	4.79	0.4135	NS
C	Position.104	Y	0.66	0.21	1.94	0.4135	NS
C	Position.121	binned	2.77	0.72	15.67	0.11166	NS
C	Position.121	S	0.96	0.34	2.71	0.927	NS
C	Position.121	Y	0.46	0.15	1.46	0.11943	NS
C	Position.159	L	1.01	0.31	3.91	0.99208	NS
C	Position.159	W	0.99	0.26	3.27	0.99208	NS
C	Position.168	binned	1.07	0.33	4.13	0.90645	NS
C	Position.168	L	0.72	0.25	2.04	0.49939	NS
C	Position.168	R	1.5	0.43	6.7	0.4992	NS
DRB1	Position.9	E	0.99	0.35	2.79	0.98666	NS
DRB1	Position.9	K	2.56	0.33	116.3	0.3668	NS
DRB1	Position.9	W	0.77	0.27	2.28	0.59063	NS
DRB1	Position.11	binned	3.54	0.93	19.88	0.043863	*
DRB1	Position.11	P	0.46	0.15	1.46	0.11943	NS
DRB1	Position.11	S	0.77	0.27	2.18	0.58049	NS
DRB1	Position.12	K	1.3	0.46	3.68	0.58049	NS
DRB1	Position.12	T	0.77	0.27	2.18	0.58049	NS
DRB1	Position.13	binned	1.17	0.38	4.03	0.77087	NS
DRB1	Position.13	F	4.76	0.66	208.08	0.1074	NS
DRB1	Position.13	R	0.46	0.15	1.46	0.11943	NS
DRB1	Position.13	S	0.94	0.32	3.03	0.89944	NS
DRB1	Position.27	binned	2.63	0.68	14.91	0.13274	NS
DRB1	Position.27	F	0.38	0.07	1.46	0.13274	NS
DRB1	Position.29	binned	3.38	0.89	18.98	0.053395	NS
DRB1	Position.29	D	0.3	0.05	1.13	0.053395	NS
DRB1	Position.31	binned	3.22	0.84	18.11	0.064672	NS
DRB1	Position.31	Y	0.31	0.06	1.19	0.064672	NS
DRB1	Position.33	H	1.49	0.46	5.66	0.47393	NS
DRB1	Position.33	Y	0.67	0.18	2.16	0.47393	NS
DRB1	Position.38	F	0.95	0.22	5.76	0.94109	NS
DRB1	Position.38	L	1.47	0.16	70.54	0.72869	NS
DRB1	Position.38	N	2.49	0.65	14.17	0.15709	NS
DRB1	Position.38	S	0.62	0.21	1.93	0.33521	NS
DRB1	Position.38	Y	0.76	0.25	2.47	0.58731	NS
DRB1	Position.48	F	0.72	0.25	2.04	0.49939	NS
DRB1	Position.48	Y	1.38	0.49	4.04	0.49939	NS
DRB1	Position.58	binned	0.32	0.08	1.43	0.062873	NS
DRB1	Position.58	D	1.07	0.35	3.09	0.88898	NS
DRB1	Position.58	V	2.24	0.58	12.75	0.21721	NS
DRB1	Position.68	F	1.11	0.36	3.83	0.84712	NS
DRB1	Position.68	I	0.84	0.3	2.43	0.7232	NS
DRB1	Position.68	L	1.11	0.36	3.83	0.84712	NS
DRB1	Position.71	D	0.88	0.31	2.48	0.78318	NS
DRB1	Position.71	Q	0.98	0.34	2.99	0.9654	NS
DRB1	Position.71	R	1.33	0.33	7.84	0.67117	NS
DRB1	Position.72	binned	0.98	0.34	2.99	0.9654	NS
DRB1	Position.72	R	1.02	0.33	2.94	0.9654	NS
DRB1	Position.75	A	0.76	0.24	2.23	0.58659	NS
DRB1	Position.75	binned	1.32	0.45	4.2	0.58659	NS
DRB1	Position.87	G	0.81	0.24	2.49	0.69791	NS
DRB1	Position.87	V	1.23	0.4	4.23	0.69791	NS
DQA1	Position.11	C	0.63	0.22	1.79	0.34246	NS
DQA1	Position.11	Y	1.58	0.56	4.61	0.34246	NS
DQA1	Position.18	F	0.63	0.22	1.79	0.34246	NS
DQA1	Position.18	S	1.58	0.56	4.61	0.34246	NS
DQA1	Position.25	F	1.34	0.42	5.12	0.60027	NS
DQA1	Position.25	Y	0.75	0.2	2.41	0.60027	NS
DQA1	Position.34	E	1.79	0.59	6.1	0.26044	NS
DQA1	Position.34	Q	0.56	0.16	1.68	0.26044	NS
DQA1	Position.40	E	1.12	0.32	3.5	0.82596	NS
DQA1	Position.40	G	0.89	0.29	3.11	0.82596	NS
DQA1	Position.45	A	0.63	0.22	1.79	0.34246	NS
DQA1	Position.45	V	1.58	0.56	4.61	0.34246	NS
DQA1	Position.47	binned	2.36	0.61	13.45	0.18512	NS
DQA1	Position.47	C	0.89	0.29	3.11	0.82596	NS
DQA1	Position.47	R	0.63	0.22	1.79	0.34246	NS
DQA1	Position.48	L	1.58	0.56	4.61	0.34246	NS
DQA1	Position.48	W	0.63	0.22	1.79	0.34246	NS
DQA1	Position.50	E	0.63	0.22	1.79	0.34246	NS
DQA1	Position.50	L	2.36	0.61	13.45	0.18512	NS
DQA1	Position.50	V	0.89	0.29	3.11	0.82596	NS
DQA1	Position.51	F	1.12	0.32	3.5	0.82596	NS
DQA1	Position.51	L	0.89	0.29	3.11	0.82596	NS
DQA1	Position.52	H	2	0.24	92.88	0.51666	NS
DQA1	Position.52	R	1.35	0.47	4.08	0.54373	NS
DQA1	Position.52	S	0.63	0.22	1.79	0.34246	NS
DQA1	Position.53	K	0.63	0.22	1.79	0.34246	NS
DQA1	Position.53	Q	0.89	0.29	3.11	0.82596	NS
DQA1	Position.53	R	2.36	0.61	13.45	0.18512	NS
DQA1	Position.55	G	0.63	0.22	1.79	0.34246	NS
DQA1	Position.55	R	1.58	0.56	4.61	0.34246	NS
DQA1	Position.56	G	0.63	0.22	1.79	0.34246	NS
DQA1	Position.56	InDel	1.09	0.37	3.5	0.86673	NS
DQA1	Position.56	R	2.27	0.47	21.73	0.28853	NS
DQA1	Position.61	F	1.58	0.56	4.61	0.34246	NS
DQA1	Position.61	G	0.63	0.22	1.79	0.34246	NS
DQA1	Position.64	R	0.63	0.22	1.79	0.34246	NS
DQA1	Position.64	T	1.58	0.56	4.61	0.34246	NS
DQA1	Position.66	I	1.58	0.56	4.61	0.34246	NS
DQA1	Position.66	M	0.63	0.22	1.79	0.34246	NS
DQA1	Position.69	A	0.63	0.22	1.79	0.34246	NS
DQA1	Position.69	L	1.29	0.45	3.9	0.60588	NS
DQA1	Position.69	T	2.28	0.28	104.45	0.43535	NS
DQA1	Position.76	L	1.09	0.37	3.5	0.86673	NS
DQA1	Position.76	M	0.63	0.22	1.79	0.34246	NS
DQA1	Position.76	V	2.27	0.47	21.73	0.28853	NS
DQA1	Position.80	S	1.58	0.56	4.61	0.34246	NS
DQA1	Position.80	Y	0.63	0.22	1.79	0.34246	NS
DQB1	Position.13	A	0.58	0.2	1.69	0.25673	NS
DQB1	Position.13	G	1.72	0.59	4.9	0.25673	NS
DQB1	Position.14	L	0.94	0.3	3.29	0.90966	NS
DQB1	Position.14	M	1.06	0.3	3.29	0.90966	NS
DQB1	Position.26	G	0.8	0.27	2.61	0.6632	NS
DQB1	Position.26	L	2.29	0.72	8.57	0.12657	NS
DQB1	Position.26	Y	0.58	0.2	1.69	0.25673	NS
DQB1	Position.30	H	1.09	0.37	3.5	0.86673	NS
DQB1	Position.30	S	Inf	0.62	Inf	0.087958	NS
DQB1	Position.30	Y	0.56	0.18	1.62	0.23901	NS
DQB1	Position.38	A	0.9	0.31	2.54	0.8269	NS
DQB1	Position.38	V	1.11	0.39	3.26	0.8269	NS
DQB1	Position.45	E	0.8	0.27	2.61	0.6632	NS
DQB1	Position.45	G	1.25	0.38	3.74	0.6632	NS
DQB1	Position.53	L	1.43	0.51	4.09	0.45296	NS
DQB1	Position.53	Q	0.7	0.24	1.98	0.45296	NS
DQB1	Position.55	L	Inf	0.62	Inf	0.087958	NS
DQB1	Position.55	P	1.02	0.36	2.99	0.97301	NS
DQB1	Position.55	R	0.61	0.21	1.72	0.29784	NS
DQB1	Position.57	binned	4.07	1.07	22.77	0.023556	*
DQB1	Position.57	D	0.25	0.04	0.93	0.023556	*
DQB1	Position.71	A	0.94	0.3	3.29	0.90966	NS
DQB1	Position.71	binned	3.15	0.42	140.9	0.25994	NS
DQB1	Position.71	T	0.73	0.23	2.13	0.52498	NS
DQB1	Position.74	A	Inf	0.62	Inf	0.087958	NS
DQB1	Position.74	E	0.73	0.23	2.13	0.52498	NS
DQB1	Position.74	S	0.8	0.27	2.61	0.6632	NS
DQB1	Position.75	L	0.73	0.23	2.13	0.52498	NS
DQB1	Position.75	V	1.38	0.47	4.39	0.52498	NS
DQB1	Position.77	R	1.64	0.54	5.58	0.34431	NS
DQB1	Position.77	T	0.61	0.18	1.85	0.34431	NS
DQB1	Position.84	E	0.7	0.24	1.98	0.45296	NS
DQB1	Position.84	Q	1.43	0.51	4.09	0.45296	NS
DQB1	Position.85	L	1.43	0.51	4.09	0.45296	NS
DQB1	Position.85	V	0.7	0.24	1.98	0.45296	NS
DQB1	Position.87	F	0.44	0.13	1.64	0.13731	NS
DQB1	Position.87	L	1.43	0.51	4.09	0.45296	NS
DQB1	Position.87	Y	1.23	0.4	4.23	0.69791	NS
DQB1	Position.89	G	0.7	0.24	1.98	0.45296	NS
DQB1	Position.89	T	1.43	0.51	4.09	0.45296	NS
DQB1	Position.90	I	0.7	0.24	1.98	0.45296	NS
DQB1	Position.90	T	1.43	0.51	4.09	0.45296	NS
DPB1	Position.8	L	1.64	0.55	4.72	0.30996	NS
DPB1	Position.8	V	0.61	0.21	1.83	0.30996	NS
DPB1	Position.9	binned	0.61	0.21	1.83	0.30996	NS
DPB1	Position.9	F	1.64	0.55	4.72	0.30996	NS
DPB1	Position.42	F	1.33	0.47	3.78	0.54496	NS
DPB1	Position.42	L	1.43	0.45	5.47	0.51657	NS
DPB1	Position.42	Y	0.41	0.12	1.53	0.1052	NS
DPB1	Position.43	A	0.65	0.23	1.89	0.37013	NS
DPB1	Position.43	V	1.54	0.53	4.36	0.37013	NS
DPB1	Position.62	A	0.65	0.23	1.89	0.37013	NS
DPB1	Position.62	D	1.16	0.39	3.73	0.767	NS
DPB1	Position.62	E	1.43	0.45	5.47	0.51657	NS
DPB1	Position.63	A	0.86	0.27	2.53	0.767	NS
DPB1	Position.63	E	1.16	0.39	3.73	0.767	NS
DPB1	Position.76	E	1.15	0.35	4.43	0.80385	NS
DPB1	Position.76	K	0.87	0.23	2.83	0.80385	NS
DPB1	Position.91	D	0.76	0.25	2.18	0.57921	NS
DPB1	Position.91	G	1.31	0.46	3.98	0.57921	NS
DPB1	Position.92	E	0.76	0.25	2.18	0.57921	NS
DPB1	Position.92	G	1.31	0.46	3.98	0.57921	NS
DPB1	Position.93	A	0.76	0.25	2.18	0.57921	NS
DPB1	Position.93	P	1.31	0.46	3.98	0.57921	NS
DPB1	Position.94	M	1.31	0.46	3.98	0.57921	NS
DPB1	Position.94	V	0.76	0.25	2.18	0.57921	NS
