## Supplemental File 1 for "Minimal observed impact of HLA genotype on hospitalization and severity of SARS-CoV-2 infection": AA_table.txt

Locus	Position	Residue	Group.0	Group.1
A	Position.9	F	10	21
A	Position.9	S	2	29
A	Position.9	T	3	11
A	Position.9	Y	7	31
A	Position.62	binned	7	32
A	Position.62	E	2	28
A	Position.62	Q	13	32
A	Position.65	G	2	28
A	Position.65	R	20	64
A	Position.66	K	7	48
A	Position.66	N	15	44
A	Position.70	H	14	65
A	Position.70	Q	8	27
A	Position.76	A	3	11
A	Position.76	E	3	29
A	Position.76	V	16	52
A	Position.79	G	19	63
A	Position.79	R	3	29
A	Position.80	I	3	29
A	Position.80	T	19	63
A	Position.81	A	3	29
A	Position.81	L	19	63
A	Position.82	L	3	29
A	Position.82	R	19	63
A	Position.83	G	19	63
A	Position.83	R	3	29
A	Position.90	A	14	62
A	Position.90	D	8	30
A	Position.95	I	15	46
A	Position.95	L	2	28
A	Position.95	V	5	18
A	Position.97	I	10	26
A	Position.97	M	6	40
A	Position.97	R	6	26
A	Position.105	P	9	31
A	Position.105	S	13	61
A	Position.114	binned	5	19
A	Position.114	H	7	46
A	Position.114	R	10	27
A	Position.128	K	7	46
A	Position.128	N	15	46
A	Position.145	K	17	71
A	Position.145	Q	5	21
A	Position.153	A	7	22
A	Position.153	binned	4	12
A	Position.153	V	11	58
A	Position.171	binned	3	11
A	Position.171	L	12	34
A	Position.171	Q	7	47
A	Position.178	R	8	28
A	Position.178	T	14	64
A	Position.181	D	4	31
A	Position.181	E	18	61
A	Position.182	G	4	31
A	Position.182	W	18	61
B	Position.11	A	16	60
B	Position.11	S	6	32
B	Position.12	M	16	60
B	Position.12	V	6	32
B	Position.24	A	10	40
B	Position.24	S	6	25
B	Position.24	T	6	27
B	Position.37	L	5	22
B	Position.37	Q	17	70
B	Position.46	A	17	67
B	Position.46	T	5	25
B	Position.50	binned	5	21
B	Position.50	E	8	23
B	Position.50	K	4	20
B	Position.50	T	5	28
B	Position.68	E	8	44
B	Position.68	N	14	48
B	Position.72	binned	10	30
B	Position.72	F	7	19
B	Position.72	S	5	43
B	Position.75	binned	7	25
B	Position.75	N	15	67
B	Position.76	A	7	25
B	Position.76	T	15	67
B	Position.86	D	8	26
B	Position.86	Y	14	66
B	Position.89	N	12	29
B	Position.89	S	10	63
B	Position.92	binned	13	31
B	Position.92	N	9	61
B	Position.93	A	12	29
B	Position.93	L	10	63
B	Position.94	L	13	31
B	Position.94	R	9	61
B	Position.95	G	9	61
B	Position.95	R	13	31
B	Position.108	I	4	18
B	Position.108	L	11	46
B	Position.108	W	7	28
B	Position.110	binned	6	23
B	Position.110	R	9	43
B	Position.110	T	7	26
B	Position.116	L	3	25
B	Position.116	V	19	67
B	Position.129	binned	10	25
B	Position.129	S	2	27
B	Position.129	Y	10	40
B	Position.144	R	5	29
B	Position.144	S	17	63
B	Position.165	E	8	36
B	Position.165	V	14	56
B	Position.169	binned	5	25
B	Position.169	L	17	67
B	Position.176	E	5	32
B	Position.176	L	10	40
B	Position.176	T	7	20
C	Position.9	binned	3	21
C	Position.9	D	7	27
C	Position.9	Y	12	44
C	Position.21	H	8	23
C	Position.21	R	14	69
C	Position.24	A	13	55
C	Position.24	S	9	37
C	Position.78	A	10	48
C	Position.78	T	12	44
C	Position.82	N	5	29
C	Position.82	S	17	63
C	Position.85	K	5	29
C	Position.85	N	17	63
C	Position.95	A	15	55
C	Position.95	D	7	37
C	Position.99	I	8	21
C	Position.99	T	14	71
C	Position.102	R	16	68
C	Position.102	W	6	24
C	Position.104	binned	7	38
C	Position.104	Y	15	54
C	Position.121	binned	3	28
C	Position.121	S	11	45
C	Position.121	Y	8	19
C	Position.159	L	5	21
C	Position.159	W	17	71
C	Position.168	binned	5	22
C	Position.168	L	13	47
C	Position.168	R	4	23
DRB1	Position.9	E	12	50
DRB1	Position.9	K	1	10
DRB1	Position.9	W	9	32
DRB1	Position.11	binned	3	33
DRB1	Position.11	P	8	19
DRB1	Position.11	S	11	40
DRB1	Position.12	K	11	52
DRB1	Position.12	T	11	40
DRB1	Position.13	binned	6	28
DRB1	Position.13	F	1	17
DRB1	Position.13	R	8	19
DRB1	Position.13	S	7	28
DRB1	Position.27	binned	3	27
DRB1	Position.27	F	19	65
DRB1	Position.29	binned	3	32
DRB1	Position.29	D	19	60
DRB1	Position.31	binned	3	31
DRB1	Position.31	Y	19	61
DRB1	Position.33	H	5	28
DRB1	Position.33	Y	17	64
DRB1	Position.38	F	3	12
DRB1	Position.38	L	1	6
DRB1	Position.38	N	3	26
DRB1	Position.38	S	8	24
DRB1	Position.38	Y	7	24
DRB1	Position.48	F	13	47
DRB1	Position.48	Y	9	45
DRB1	Position.58	binned	5	8
DRB1	Position.58	D	14	60
DRB1	Position.58	V	3	24
DRB1	Position.68	F	6	27
DRB1	Position.68	I	10	38
DRB1	Position.68	L	6	27
DRB1	Position.71	D	11	43
DRB1	Position.71	Q	8	33
DRB1	Position.71	R	3	16
DRB1	Position.72	binned	8	33
DRB1	Position.72	R	14	59
DRB1	Position.75	A	15	57
DRB1	Position.75	binned	7	35
DRB1	Position.87	G	16	63
DRB1	Position.87	V	6	29
DQA1	Position.11	C	13	44
DQA1	Position.11	Y	9	48
DQA1	Position.18	F	13	44
DQA1	Position.18	S	9	48
DQA1	Position.25	F	5	26
DQA1	Position.25	Y	17	66
DQA1	Position.34	E	6	37
DQA1	Position.34	Q	16	55
DQA1	Position.40	E	16	69
DQA1	Position.40	G	6	23
DQA1	Position.45	A	13	44
DQA1	Position.45	V	9	48
DQA1	Position.47	binned	3	25
DQA1	Position.47	C	6	23
DQA1	Position.47	R	13	44
DQA1	Position.48	L	9	48
DQA1	Position.48	W	13	44
DQA1	Position.50	E	13	44
DQA1	Position.50	L	3	25
DQA1	Position.50	V	6	23
DQA1	Position.51	F	16	69
DQA1	Position.51	L	6	23
DQA1	Position.52	H	1	8
DQA1	Position.52	R	8	40
DQA1	Position.52	S	13	44
DQA1	Position.53	K	13	44
DQA1	Position.53	Q	6	23
DQA1	Position.53	R	3	25
DQA1	Position.55	G	13	44
DQA1	Position.55	R	9	48
DQA1	Position.56	G	13	44
DQA1	Position.56	InDel	7	31
DQA1	Position.56	R	2	17
DQA1	Position.61	F	9	48
DQA1	Position.61	G	13	44
DQA1	Position.64	R	13	44
DQA1	Position.64	T	9	48
DQA1	Position.66	I	9	48
DQA1	Position.66	M	13	44
DQA1	Position.69	A	13	44
DQA1	Position.69	L	8	39
DQA1	Position.69	T	1	9
DQA1	Position.76	L	7	31
DQA1	Position.76	M	13	44
DQA1	Position.76	V	2	17
DQA1	Position.80	S	9	48
DQA1	Position.80	Y	13	44
DQB1	Position.13	A	10	30
DQB1	Position.13	G	12	62
DQB1	Position.14	L	6	24
DQB1	Position.14	M	16	68
DQB1	Position.26	G	7	25
DQB1	Position.26	L	5	37
DQB1	Position.26	Y	10	30
DQB1	Position.30	H	7	31
DQB1	Position.30	S	0	11
DQB1	Position.30	Y	15	50
DQB1	Position.38	A	13	52
DQB1	Position.38	V	9	40
DQB1	Position.45	E	7	25
DQB1	Position.45	G	15	67
DQB1	Position.53	L	10	50
DQB1	Position.53	Q	12	42
DQB1	Position.55	L	0	11
DQB1	Position.55	P	9	38
DQB1	Position.55	R	13	43
DQB1	Position.57	binned	3	36
DQB1	Position.57	D	19	56
DQB1	Position.71	A	6	24
DQB1	Position.71	binned	1	12
DQB1	Position.71	T	15	56
DQB1	Position.74	A	0	11
DQB1	Position.74	E	15	56
DQB1	Position.74	S	7	25
DQB1	Position.75	L	15	56
DQB1	Position.75	V	7	36
DQB1	Position.77	R	6	35
DQB1	Position.77	T	16	57
DQB1	Position.84	E	12	42
DQB1	Position.84	Q	10	50
DQB1	Position.85	L	10	50
DQB1	Position.85	V	12	42
DQB1	Position.87	F	6	13
DQB1	Position.87	L	10	50
DQB1	Position.87	Y	6	29
DQB1	Position.89	G	12	42
DQB1	Position.89	T	10	50
DQB1	Position.90	I	12	42
DQB1	Position.90	T	10	50
DPB1	Position.8	L	13	64
DPB1	Position.8	V	9	27
DPB1	Position.9	binned	9	27
DPB1	Position.9	F	13	64
DPB1	Position.42	F	11	52
DPB1	Position.42	L	5	27
DPB1	Position.42	Y	6	12
DPB1	Position.43	A	10	32
DPB1	Position.43	V	12	59
DPB1	Position.62	A	10	32
DPB1	Position.62	D	7	32
DPB1	Position.62	E	5	27
DPB1	Position.63	A	15	59
DPB1	Position.63	E	7	32
DPB1	Position.76	E	5	23
DPB1	Position.76	K	17	68
DPB1	Position.91	D	14	52
DPB1	Position.91	G	8	39
DPB1	Position.92	E	14	52
DPB1	Position.92	G	8	39
DPB1	Position.93	A	14	52
DPB1	Position.93	P	8	39
DPB1	Position.94	M	8	39
DPB1	Position.94	V	14	52
