## Supplemental File 1 for "Minimal observed impact of HLA genotype on hospitalization and severity of SARS-CoV-2 infection": Locus_binned.txt

Locus	Allele	Group.0	Group.1
A	01:01	2	3
A	02:01	3	9
A	02:06	1	4
A	02:07	1	4
A	02:11	0	1
A	03:01	3	3
A	11:02	1	1
A	26:01	1	6
A	29:01	0	2
A	30:01	0	1
A	31:01	2	5
A	32:01	1	1
A	33:03	1	4
A	34:01	0	2
B	Nothing.binned	NA	NA
C	Nothing.binned	NA	NA
DRB1	Nothing.binned	NA	NA
DQA1	01:01	1	6
DQA1	01:03	3	9
DQA1	01:04	2	4
DQA1	01:05	0	2
DQA1	02:01	1	8
DQA1	03:01	0	6
DQA1	03:02	1	9
DQA1	03:03	1	2
DQA1	05:01	1	4
DQA1	05:03	0	1
DQA1	06:01	1	9
DQB1	02:01	0	4
DQB1	02:02	0	7
DQB1	03:02	0	5
DQB1	03:03	2	8
DQB1	04:01	1	1
DQB1	05:01	1	7
DQB1	05:02	2	8
DQB1	06:01	3	5
DQB1	06:02	2	5
DQB1	06:03	1	3
DQB1	06:04	0	4
DQB1	06:09	0	1
DPB1	01:01	3	8
DPB1	02:01	2	13
DPB1	02:02	0	2
DPB1	03:01	1	5
DPB1	04:02	2	4
DPB1	09:01	2	4
DPB1	09:02	0	1
DPB1	104:01	0	1
DPB1	13:01	1	3
DPB1	14:01	0	4
DPB1	17:01	0	1
DPB1	26:01	2	1
