## Supplemental File 1 for "Minimal observed impact of HLA genotype on hospitalization and severity of SARS-CoV-2 infection": Locus_chisq.txt

Locus	X.square	df	p.value	sig
A	4.7773	2	0.091752	NS
B	NCalc	NCalc	NCalc	NCalc
C	NCalc	NCalc	NCalc	NCalc
DRB1	NCalc	NCalc	NCalc	NCalc
DQA1	2.0721	2	0.35485	NS
DQB1	0.5957	2	0.7424	NS
DPB1	0.4562	2	0.79603	NS
