## Supplemental File 1 for "Minimal observed impact of HLA genotype on hospitalization and severity of SARS-CoV-2 infection": Locus_freqs.txt

Locus	Allele	Group.0	Group.1
A	01:01	0.09091	0.03261
A	02:01	0.13636	0.09783
A	02:06	0.04545	0.04348
A	02:07	0.04545	0.04348
A	02:11	0	0.01087
A	03:01	0.13636	0.03261
A	11:01	0.18182	0.19565
A	11:02	0.04545	0.01087
A	24:02	0.09091	0.30435
A	26:01	0.04545	0.06522
A	29:01	0	0.02174
A	30:01	0	0.01087
A	31:01	0.09091	0.05435
A	32:01	0.04545	0.01087
A	33:03	0.04545	0.04348
A	34:01	0	0.02174
B	07:02	0.04545	0.06522
B	07:05	0	0.04348
B	08:01	0.09091	0.04348
B	13:01	0.04545	0.02174
B	13:02	0	0.03261
B	15:01	0	0.04348
B	15:02	0	0.03261
B	18:01	0	0.05435
B	27:04	0.04545	0.02174
B	35:01	0	0.05435
B	35:03	0	0.01087
B	35:05	0	0.03261
B	38:01	0.04545	0.01087
B	38:02	0.09091	0.04348
B	40:01	0.04545	0.05435
B	40:02	0.04545	0.03261
B	40:06	0	0.06522
B	44:02	0.04545	0.02174
B	44:03	0.04545	0.02174
B	45:01	0	0.01087
B	46:01	0.04545	0.04348
B	48:01	0	0.01087
B	49:01	0	0.01087
B	51:01	0.22727	0.05435
B	51:02	0	0.01087
B	52:01	0	0.05435
B	54:01	0.09091	0.05435
B	55:01	0	0.01087
B	56:04	0.04545	0
B	57:01	0.04545	0
B	58:01	0	0.03261
C	01:02	0.09091	0.1087
C	02:02	0	0.02174
C	03:02	0	0.03261
C	03:03	0.09091	0.04348
C	03:04	0.18182	0.05435
C	04:01	0	0.1087
C	05:01	0.04545	0.01087
C	06:02	0.09091	0.06522
C	07:01	0.04545	0.03261
C	07:02	0.18182	0.18478
C	07:04	0	0.01087
C	08:01	0	0.06522
C	08:02	0	0.01087
C	12:02	0.09091	0.06522
C	12:03	0.04545	0.05435
C	14:02	0.04545	0.01087
C	15:02	0.09091	0.08696
C	15:05	0	0.01087
C	16:01	0	0.01087
C	16:02	0	0.01087
DRB1	01:01	0	0.05435
DRB1	03:01	0.04545	0.04348
DRB1	04:01	0	0.02174
DRB1	04:03	0	0.04348
DRB1	04:05	0.04545	0.02174
DRB1	07:01	0.04545	0.08696
DRB1	08:02	0	0.01087
DRB1	08:03	0.09091	0.03261
DRB1	09:01	0.04545	0.1087
DRB1	10:01	0	0.02174
DRB1	11:01	0.18182	0.1087
DRB1	12:02	0.04545	0.06522
DRB1	13:01	0	0.04348
DRB1	13:02	0.04545	0.07609
DRB1	14:01	0.04545	0.01087
DRB1	14:03	0	0.01087
DRB1	14:04	0.04545	0.02174
DRB1	14:05	0	0.01087
DRB1	15:01	0.09091	0.07609
DRB1	15:02	0.18182	0.09783
DRB1	16:02	0.09091	0.03261
DQA1	01:01	0.04545	0.06522
DQA1	01:02	0.31818	0.25
DQA1	01:03	0.13636	0.09783
DQA1	01:04	0.09091	0.04348
DQA1	01:05	0	0.02174
DQA1	02:01	0.04545	0.08696
DQA1	03:01	0	0.06522
DQA1	03:02	0.04545	0.09783
DQA1	03:03	0.04545	0.02174
DQA1	05:01	0.04545	0.04348
DQA1	05:03	0	0.01087
DQA1	05:05	0.18182	0.09783
DQA1	06:01	0.04545	0.09783
DQB1	02:01	0	0.04348
DQB1	02:02	0	0.07609
DQB1	03:01	0.31818	0.27174
DQB1	03:02	0	0.05435
DQB1	03:03	0.09091	0.08696
DQB1	04:01	0.04545	0.01087
DQB1	05:01	0.04545	0.07609
DQB1	05:02	0.09091	0.08696
DQB1	05:03	0.13636	0.09783
DQB1	06:01	0.13636	0.05435
DQB1	06:02	0.09091	0.05435
DQB1	06:03	0.04545	0.03261
DQB1	06:04	0	0.04348
DQB1	06:09	0	0.01087
DPB1	01:01	0.13636	0.08696
DPB1	02:01	0.09091	0.1413
DPB1	02:02	0	0.02174
DPB1	03:01	0.04545	0.05435
DPB1	04:01	0.18182	0.21739
DPB1	04:02	0.09091	0.04348
DPB1	05:01	0.22727	0.27174
DPB1	09:01	0.09091	0.04348
DPB1	09:02	0	0.01087
DPB1	104:01	0	0.01087
DPB1	13:01	0.04545	0.03261
DPB1	14:01	0	0.04348
DPB1	17:01	0	0.01087
DPB1	26:01	0.09091	0.01087
