## Supplemental File 1 for "Minimal observed impact of HLA genotype on hospitalization and severity of SARS-CoV-2 infection": Locus_OR.txt

Locus	Allele	OR	CI.lower	CI.upper	p.value	sig
A	11:01	1.09	0.31	4.99	0.88257	NS
A	24:02	4.38	0.94	40.76	0.041117	*
A	binned	0.38	0.11	1.13	0.05452	NS
B	07:02	NCalc	NCalc	NCalc	NCalc	NCalc
B	07:05	NCalc	NCalc	NCalc	NCalc	NCalc
B	08:01	NCalc	NCalc	NCalc	NCalc	NCalc
B	13:01	NCalc	NCalc	NCalc	NCalc	NCalc
B	13:02	NCalc	NCalc	NCalc	NCalc	NCalc
B	15:01	NCalc	NCalc	NCalc	NCalc	NCalc
B	15:02	NCalc	NCalc	NCalc	NCalc	NCalc
B	18:01	NCalc	NCalc	NCalc	NCalc	NCalc
B	27:04	NCalc	NCalc	NCalc	NCalc	NCalc
B	35:01	NCalc	NCalc	NCalc	NCalc	NCalc
B	35:03	NCalc	NCalc	NCalc	NCalc	NCalc
B	35:05	NCalc	NCalc	NCalc	NCalc	NCalc
B	38:01	NCalc	NCalc	NCalc	NCalc	NCalc
B	38:02	NCalc	NCalc	NCalc	NCalc	NCalc
B	40:01	NCalc	NCalc	NCalc	NCalc	NCalc
B	40:02	NCalc	NCalc	NCalc	NCalc	NCalc
B	40:06	NCalc	NCalc	NCalc	NCalc	NCalc
B	44:02	NCalc	NCalc	NCalc	NCalc	NCalc
B	44:03	NCalc	NCalc	NCalc	NCalc	NCalc
B	45:01	NCalc	NCalc	NCalc	NCalc	NCalc
B	46:01	NCalc	NCalc	NCalc	NCalc	NCalc
B	48:01	NCalc	NCalc	NCalc	NCalc	NCalc
B	49:01	NCalc	NCalc	NCalc	NCalc	NCalc
B	51:01	NCalc	NCalc	NCalc	NCalc	NCalc
B	51:02	NCalc	NCalc	NCalc	NCalc	NCalc
B	52:01	NCalc	NCalc	NCalc	NCalc	NCalc
B	54:01	NCalc	NCalc	NCalc	NCalc	NCalc
B	55:01	NCalc	NCalc	NCalc	NCalc	NCalc
B	56:04	NCalc	NCalc	NCalc	NCalc	NCalc
B	57:01	NCalc	NCalc	NCalc	NCalc	NCalc
B	58:01	NCalc	NCalc	NCalc	NCalc	NCalc
C	01:02	NCalc	NCalc	NCalc	NCalc	NCalc
C	02:02	NCalc	NCalc	NCalc	NCalc	NCalc
C	03:02	NCalc	NCalc	NCalc	NCalc	NCalc
C	03:03	NCalc	NCalc	NCalc	NCalc	NCalc
C	03:04	NCalc	NCalc	NCalc	NCalc	NCalc
C	04:01	NCalc	NCalc	NCalc	NCalc	NCalc
C	05:01	NCalc	NCalc	NCalc	NCalc	NCalc
C	06:02	NCalc	NCalc	NCalc	NCalc	NCalc
C	07:01	NCalc	NCalc	NCalc	NCalc	NCalc
C	07:02	NCalc	NCalc	NCalc	NCalc	NCalc
C	07:04	NCalc	NCalc	NCalc	NCalc	NCalc
C	08:01	NCalc	NCalc	NCalc	NCalc	NCalc
C	08:02	NCalc	NCalc	NCalc	NCalc	NCalc
C	12:02	NCalc	NCalc	NCalc	NCalc	NCalc
C	12:03	NCalc	NCalc	NCalc	NCalc	NCalc
C	14:02	NCalc	NCalc	NCalc	NCalc	NCalc
C	15:02	NCalc	NCalc	NCalc	NCalc	NCalc
C	15:05	NCalc	NCalc	NCalc	NCalc	NCalc
C	16:01	NCalc	NCalc	NCalc	NCalc	NCalc
C	16:02	NCalc	NCalc	NCalc	NCalc	NCalc
DRB1	01:01	NCalc	NCalc	NCalc	NCalc	NCalc
DRB1	03:01	NCalc	NCalc	NCalc	NCalc	NCalc
DRB1	04:01	NCalc	NCalc	NCalc	NCalc	NCalc
DRB1	04:03	NCalc	NCalc	NCalc	NCalc	NCalc
DRB1	04:05	NCalc	NCalc	NCalc	NCalc	NCalc
DRB1	07:01	NCalc	NCalc	NCalc	NCalc	NCalc
DRB1	08:02	NCalc	NCalc	NCalc	NCalc	NCalc
DRB1	08:03	NCalc	NCalc	NCalc	NCalc	NCalc
DRB1	09:01	NCalc	NCalc	NCalc	NCalc	NCalc
DRB1	10:01	NCalc	NCalc	NCalc	NCalc	NCalc
DRB1	11:01	NCalc	NCalc	NCalc	NCalc	NCalc
DRB1	12:02	NCalc	NCalc	NCalc	NCalc	NCalc
DRB1	13:01	NCalc	NCalc	NCalc	NCalc	NCalc
DRB1	13:02	NCalc	NCalc	NCalc	NCalc	NCalc
DRB1	14:01	NCalc	NCalc	NCalc	NCalc	NCalc
DRB1	14:03	NCalc	NCalc	NCalc	NCalc	NCalc
DRB1	14:04	NCalc	NCalc	NCalc	NCalc	NCalc
DRB1	14:05	NCalc	NCalc	NCalc	NCalc	NCalc
DRB1	15:01	NCalc	NCalc	NCalc	NCalc	NCalc
DRB1	15:02	NCalc	NCalc	NCalc	NCalc	NCalc
DRB1	16:02	NCalc	NCalc	NCalc	NCalc	NCalc
DQA1	01:02	0.71	0.24	2.34	0.51413	NS
DQA1	05:05	0.49	0.12	2.43	0.26552	NS
DQA1	binned	1.87	0.65	5.34	0.18586	NS
DQB1	03:01	0.8	0.27	2.61	0.6632	NS
DQB1	05:03	0.69	0.15	4.33	0.59672	NS
DQB1	binned	1.42	0.49	4.02	0.46202	NS
DPB1	04:01	1.25	0.35	5.64	0.71312	NS
DPB1	05:01	1.27	0.39	4.86	0.67048	NS
DPB1	binned	0.72	0.25	2.04	0.49939	NS
