## Supplemental File 1 for "Minimal observed impact of HLA genotype on hospitalization and severity of SARS-CoV-2 infection": AA_chisq.txt

Locus	Position	X.square	df	p.value	sig
A	Position.9	0.4451	3	0.93078	NS
A	Position.12	0	1	1	NS
A	Position.17	0.0193	1	0.88953	NS
A	Position.43	2.4716	1	0.11592	NS
A	Position.44	0.028	1	0.86708	NS
A	Position.62	1.0032	4	0.90931	NS
A	Position.63	0.3619	2	0.83447	NS
A	Position.65	0.6031	1	0.43741	NS
A	Position.66	0.2137	1	0.64387	NS
A	Position.67	0.028	1	0.86708	NS
A	Position.70	0	1	1	NS
A	Position.73	0.3841	1	0.53541	NS
A	Position.76	0.2542	2	0.88065	NS
A	Position.77	1.0799	2	0.58279	NS
A	Position.79	0	1	0.9997	NS
A	Position.80	0	1	0.9997	NS
A	Position.81	0	1	0.9997	NS
A	Position.82	0	1	0.9997	NS
A	Position.83	0	1	0.9997	NS
A	Position.90	0.2355	1	0.62747	NS
A	Position.95	1.8426	2	0.39799	NS
A	Position.97	0.0172	2	0.99145	NS
A	Position.99	0.6031	1	0.43741	NS
A	Position.105	0.6933	1	0.40505	NS
A	Position.107	0.0102	1	0.91963	NS
A	Position.109	0.4738	1	0.49125	NS
A	Position.114	0.4552	3	0.92862	NS
A	Position.116	0.4309	2	0.80616	NS
A	Position.128	0.1224	1	0.72641	NS
A	Position.143	0.0109	1	0.91689	NS
A	Position.145	0.056	1	0.81293	NS
A	Position.146	0.0109	1	0.91689	NS
A	Position.150	0	1	1	NS
A	Position.151	0.028	1	0.86708	NS
A	Position.152	0.0221	1	0.88175	NS
A	Position.153	0.9822	4	0.91248	NS
A	Position.171	0.0626	3	0.99591	NS
A	Position.173	0.028	1	0.86708	NS
A	Position.176	0.2903	1	0.59004	NS
A	Position.181	0.1464	1	0.70197	NS
A	Position.182	0.1464	1	0.70197	NS
A	Position.186	0	1	1	NS
B	Position.9	0.7457	2	0.68875	NS
B	Position.11	0.0705	1	0.79067	NS
B	Position.12	0.571	1	0.44987	NS
B	Position.24	1.4915	2	0.47438	NS
B	Position.35	0.2591	1	0.61075	NS
B	Position.37	0.5528	1	0.45717	NS
B	Position.46	0.9642	1	0.32612	NS
B	Position.50	2.6675	3	0.44578	NS
B	Position.51	1.1756	1	0.27825	NS
B	Position.67	0	1	1	NS
B	Position.68	2.06	1	0.15121	NS
B	Position.70	5e-04	1	0.98246	NS
B	Position.71	5e-04	1	0.98246	NS
B	Position.72	4.0223	4	0.403	NS
B	Position.74	1.1249	1	0.28886	NS
B	Position.75	1.7857	3	0.61806	NS
B	Position.76	1.1249	1	0.28886	NS
B	Position.86	1.0907	1	0.29633	NS
B	Position.92	5.5689	2	0.061762	NS
B	Position.93	0.3884	1	0.53314	NS
B	Position.94	0.6131	1	0.43363	NS
B	Position.95	0.6131	1	0.43363	NS
B	Position.107	1.8004	1	0.17967	NS
B	Position.108	4.8754	2	0.08736	NS
B	Position.110	6.7035	5	0.24364	NS
B	Position.112	2.4203	2	0.29815	NS
B	Position.122	0	1	1	NS
B	Position.126	0.475	1	0.49067	NS
B	Position.127	2.3928	2	0.30229	NS
B	Position.129	6.049	4	0.19552	NS
B	Position.144	0.0047	1	0.94526	NS
B	Position.156	0.003	1	0.95598	NS
B	Position.158	0.1272	1	0.72137	NS
B	Position.160	0.003	1	0.95598	NS
B	Position.165	5.7167	1	0.016804	*
B	Position.169	6.2529	3	0.099935	NS
B	Position.171	0	1	1	NS
B	Position.176	0.4758	2	0.78827	NS
B	Position.180	4.3519	1	0.036968	*
B	Position.184	1.6773	1	0.19529	NS
B	Position.190	0	1	1	NS
B	Position.191	0.3215	1	0.57072	NS
B	Position.193	0	1	1	NS
C	Position.6	0.6211	1	0.43063	NS
C	Position.9	2.5776	3	0.46144	NS
C	Position.11	2.2988	1	0.12947	NS
C	Position.14	0.4743	1	0.49101	NS
C	Position.16	0.2784	1	0.59777	NS
C	Position.21	2e-04	1	0.98877	NS
C	Position.24	0	1	1	NS
C	Position.35	0.0434	1	0.83499	NS
C	Position.49	0.4743	1	0.49101	NS
C	Position.71	0	1	1	NS
C	Position.78	0.0415	1	0.83854	NS
C	Position.82	0.3032	1	0.5819	NS
C	Position.85	0.3032	1	0.5819	NS
C	Position.95	0.0096	1	0.92179	NS
C	Position.96	1.4552	1	0.2277	NS
C	Position.99	0.1293	1	0.71912	NS
C	Position.100	0.2264	2	0.89298	NS
C	Position.102	0.8659	1	0.3521	NS
C	Position.104	4.034	3	0.25782	NS
C	Position.108	0.4092	1	0.52236	NS
C	Position.118	0.1771	1	0.67386	NS
C	Position.119	0.1855	1	0.66667	NS
C	Position.121	0.4875	3	0.92164	NS
C	Position.143	0.0336	1	0.85447	NS
C	Position.148	0.1129	1	0.73687	NS
C	Position.159	0.2036	1	0.65187	NS
C	Position.168	4.0669	4	0.39703	NS
C	Position.175	1.0108	2	0.60328	NS
C	Position.182	0.1129	1	0.73687	NS
C	Position.185	0.4092	1	0.52236	NS
C	Position.201	0.1203	1	0.72876	NS
DRB1	Position.9	0.1641	2	0.92122	NS
DRB1	Position.10	2.2536	2	0.32407	NS
DRB1	Position.11	3.9227	5	0.5606	NS
DRB1	Position.12	1.3717	1	0.24151	NS
DRB1	Position.13	4.5908	5	0.46783	NS
DRB1	Position.14	1.0925	1	0.29591	NS
DRB1	Position.16	0.2907	1	0.58977	NS
DRB1	Position.25	1.0925	1	0.29591	NS
DRB1	Position.27	1.6347	2	0.44161	NS
DRB1	Position.29	0.3447	2	0.84168	NS
DRB1	Position.31	2.1702	5	0.82513	NS
DRB1	Position.32	0.793	2	0.67266	NS
DRB1	Position.33	0.0156	1	0.90065	NS
DRB1	Position.34	2.3091	1	0.12862	NS
DRB1	Position.38	1.6441	4	0.80084	NS
DRB1	Position.39	0.9218	2	0.63071	NS
DRB1	Position.48	0.8562	1	0.35479	NS
DRB1	Position.58	0.6649	3	0.88143	NS
DRB1	Position.59	2.2801	1	0.13104	NS
DRB1	Position.61	0.6435	2	0.72489	NS
DRB1	Position.68	3.6693	2	0.15967	NS
DRB1	Position.71	0.6509	2	0.72219	NS
DRB1	Position.72	1.0592	3	0.78692	NS
DRB1	Position.74	0.0402	1	0.84115	NS
DRB1	Position.75	1.9703	4	0.74123	NS
DRB1	Position.78	0.6097	1	0.4349	NS
DRB1	Position.79	0.8044	1	0.36979	NS
DRB1	Position.86	0.5641	1	0.45261	NS
DRB1	Position.87	0.3276	1	0.56705	NS
DQA1	Position.11	0.0015	1	0.96869	NS
DQA1	Position.18	0.0015	1	0.96869	NS
DQA1	Position.25	1.0108	1	0.31472	NS
DQA1	Position.26	1.9899	1	0.15835	NS
DQA1	Position.34	2.521	1	0.11234	NS
DQA1	Position.40	3.8171	1	0.050733	NS
DQA1	Position.41	0.3896	1	0.53249	NS
DQA1	Position.45	0.0015	1	0.96869	NS
DQA1	Position.47	5.6413	3	0.13043	NS
DQA1	Position.48	0.0015	1	0.96869	NS
DQA1	Position.50	5.6318	2	0.059851	NS
DQA1	Position.51	3.8171	1	0.050733	NS
DQA1	Position.52	1.2539	2	0.53422	NS
DQA1	Position.53	5.6318	2	0.059851	NS
DQA1	Position.54	1.0481	1	0.30595	NS
DQA1	Position.55	0.0015	1	0.96869	NS
DQA1	Position.56	2.4193	2	0.29831	NS
DQA1	Position.61	0.0015	1	0.96869	NS
DQA1	Position.64	0.0015	1	0.96869	NS
DQA1	Position.66	0.0015	1	0.96869	NS
DQA1	Position.69	0.1619	2	0.92224	NS
DQA1	Position.75	3.522	1	0.060561	NS
DQA1	Position.76	2.4193	2	0.29831	NS
DQA1	Position.80	0.0015	1	0.96869	NS
DQB1	Position.9	0.4943	2	0.78104	NS
DQB1	Position.13	1.2185	1	0.26965	NS
DQB1	Position.14	1.6434	1	0.19986	NS
DQB1	Position.26	2.6597	2	0.26452	NS
DQB1	Position.28	0.0113	1	0.91521	NS
DQB1	Position.30	0.4625	2	0.79355	NS
DQB1	Position.37	0.2895	2	0.86522	NS
DQB1	Position.38	1.3768	1	0.24065	NS
DQB1	Position.45	1.0264	1	0.31101	NS
DQB1	Position.46	0.0113	1	0.91521	NS
DQB1	Position.47	0.0113	1	0.91521	NS
DQB1	Position.52	0.0113	1	0.91521	NS
DQB1	Position.53	0.1804	1	0.67103	NS
DQB1	Position.55	0.0789	2	0.96131	NS
DQB1	Position.56	0.7406	1	0.38947	NS
DQB1	Position.57	4.5854	3	0.2048	NS
DQB1	Position.66	0	1	1	NS
DQB1	Position.67	0	1	1	NS
DQB1	Position.70	0.727	2	0.69524	NS
DQB1	Position.71	2.0873	3	0.55449	NS
DQB1	Position.74	0.843	2	0.65606	NS
DQB1	Position.75	0.561	1	0.45386	NS
DQB1	Position.77	1.1896	1	0.27542	NS
DQB1	Position.84	0.1804	1	0.67103	NS
DQB1	Position.85	0.1804	1	0.67103	NS
DQB1	Position.86	0.6048	2	0.73904	NS
DQB1	Position.87	0.9366	2	0.62608	NS
DQB1	Position.89	0.1804	1	0.67103	NS
DQB1	Position.90	0.1804	1	0.67103	NS
DPB1	Position.8	0.0289	1	0.86511	NS
DPB1	Position.9	2.6971	2	0.25961	NS
DPB1	Position.11	0.0478	1	0.82691	NS
DPB1	Position.40	3.4035	1	0.065058	NS
DPB1	Position.42	0.1426	2	0.93117	NS
DPB1	Position.43	0	1	1	NS
DPB1	Position.62	0.0596	2	0.97063	NS
DPB1	Position.63	0.0044	1	0.94715	NS
DPB1	Position.64	0.1047	1	0.74622	NS
DPB1	Position.72	1e-04	1	0.99224	NS
DPB1	Position.76	4.8614	2	0.087975	NS
DPB1	Position.83	1.3464	2	0.51006	NS
DPB1	Position.91	4.2944	2	0.11681	NS
DPB1	Position.92	0.5414	1	0.46187	NS
DPB1	Position.93	0.5414	1	0.46187	NS
DPB1	Position.94	0.5414	1	0.46187	NS
