## Supplemental File 1 for "Minimal observed impact of HLA genotype on hospitalization and severity of SARS-CoV-2 infection": AA_freqs.txt

Locus	Position	Residue	Group.0	Group.1
A	Position.9	F	0.00234	0.01469
A	Position.9	S	0.00048	0.00325
A	Position.9	T	0.00031	0.00198
A	Position.9	Y	0.00062	0.0039
A	Position.12	M	3e-05	0.00018
A	Position.12	V	0.00372	0.02363
A	Position.17	R	0.00365	0.02323
A	Position.17	S	1e-04	0.00058
A	Position.43	Q	0.00374	0.02354
A	Position.43	R	2e-05	0.00027
A	Position.44	K	0.00059	0.00367
A	Position.44	R	0.00316	0.02014
A	Position.62	E	0.00038	0.00267
A	Position.62	G	0.00111	0.00703
A	Position.62	L	0.00019	0.00106
A	Position.62	Q	0.00166	0.01042
A	Position.62	R	0.00042	0.00262
A	Position.63	E	0.00315	0.02012
A	Position.63	N	0.00042	0.00262
A	Position.63	Q	0.00019	0.00106
A	Position.65	G	0.00038	0.00267
A	Position.65	R	0.00337	0.02114
A	Position.66	K	0.00149	0.0097
A	Position.66	N	0.00226	0.01411
A	Position.67	M	0.00059	0.00367
A	Position.67	V	0.00316	0.02014
A	Position.70	H	0.00261	0.01657
A	Position.70	Q	0.00114	0.00724
A	Position.73	I	0.00012	0.00092
A	Position.73	T	0.00363	0.02289
A	Position.76	A	0.00088	0.00541
A	Position.76	E	0.00068	0.00427
A	Position.76	V	0.00219	0.01413
A	Position.77	D	0.00219	0.01413
A	Position.77	N	0.00131	0.00829
A	Position.77	S	0.00026	0.0014
A	Position.79	G	0.00311	0.01975
A	Position.79	R	0.00064	0.00406
A	Position.80	I	0.00064	0.00406
A	Position.80	T	0.00311	0.01975
A	Position.81	A	0.00064	0.00406
A	Position.81	L	0.00311	0.01975
A	Position.82	L	0.00064	0.00406
A	Position.82	R	0.00311	0.01975
A	Position.83	G	0.00311	0.01975
A	Position.83	R	0.00064	0.00406
A	Position.90	A	0.00271	0.01741
A	Position.90	D	0.00104	0.00639
A	Position.95	I	0.00226	0.01403
A	Position.95	L	4e-04	0.00293
A	Position.95	V	0.00109	0.00684
A	Position.97	I	0.00143	0.00901
A	Position.97	M	0.00096	0.00612
A	Position.97	R	0.00136	0.00868
A	Position.99	F	0.00038	0.00267
A	Position.99	Y	0.00337	0.02114
A	Position.105	P	0.00122	0.00734
A	Position.105	S	0.00253	0.01647
A	Position.107	G	0.00264	0.0167
A	Position.107	W	0.00111	0.00711
A	Position.109	F	0.0036	0.023
A	Position.109	L	0.00015	0.00081
A	Position.114	E	1e-04	0.00058
A	Position.114	H	0.00152	0.00995
A	Position.114	Q	0.00049	0.00312
A	Position.114	R	0.00164	0.01016
A	Position.116	D	0.00213	0.01328
A	Position.116	H	1e-04	0.00058
A	Position.116	Y	0.00152	0.00995
A	Position.128	K	0.00164	0.01062
A	Position.128	N	0.00211	0.01319
A	Position.143	I	0.00249	0.01585
A	Position.143	T	0.00126	0.00796
A	Position.145	K	0.00291	0.01857
A	Position.145	Q	0.00084	0.00524
A	Position.146	H	0.00126	0.00796
A	Position.146	R	0.00249	0.01585
A	Position.150	A	0.00353	0.02238
A	Position.150	T	0.00023	0.00143
A	Position.151	A	0.00316	0.02014
A	Position.151	V	0.00059	0.00367
A	Position.152	H	0.00315	0.02003
A	Position.152	R	0.00061	0.00378
A	Position.153	A	0.00082	0.00496
A	Position.153	E	0.00074	0.00486
A	Position.153	R	4e-05	0.00018
A	Position.153	V	0.00211	0.01344
A	Position.153	W	5e-05	0.00037
A	Position.171	L	0.00222	0.01408
A	Position.171	Q	0.00054	0.00351
A	Position.171	R	0.00059	0.00367
A	Position.171	W	4e-04	0.00255
A	Position.173	A	0.00316	0.02014
A	Position.173	V	0.00059	0.00367
A	Position.176	D	0.00051	0.00343
A	Position.176	E	0.00324	0.02038
A	Position.181	D	0.00097	0.00635
A	Position.181	E	0.00278	0.01746
A	Position.182	G	0.00097	0.00635
A	Position.182	W	0.00278	0.01746
A	Position.186	H	3e-05	0.00021
A	Position.186	Y	0.00372	0.0236
B	Position.9	D	0.00042	0.00243
B	Position.9	H	0.00076	0.00483
B	Position.9	Y	0.00248	0.01599
B	Position.11	A	0.00257	0.01615
B	Position.11	S	0.0011	0.00711
B	Position.12	M	0.00249	0.01545
B	Position.12	V	0.00117	0.00781
B	Position.24	A	0.00101	0.00683
B	Position.24	S	0.00144	0.00915
B	Position.24	T	0.00122	0.00728
B	Position.35	D	0.00347	0.02214
B	Position.35	G	2e-04	0.00112
B	Position.37	L	0.00111	0.0067
B	Position.37	Q	0.00256	0.01655
B	Position.46	A	0.00258	0.01681
B	Position.46	T	0.00108	0.00645
B	Position.50	E	0.00139	0.00923
B	Position.50	K	0.00098	0.00588
B	Position.50	M	5e-04	0.0028
B	Position.50	T	8e-04	0.00534
B	Position.51	A	5e-04	0.0028
B	Position.51	E	0.00317	0.02045
B	Position.67	G	0.00017	0.00104
B	Position.67	R	0.0035	0.02221
B	Position.68	E	0.00172	0.01024
B	Position.68	N	0.00194	0.01302
B	Position.70	Q	0.00349	0.02212
B	Position.70	R	0.00018	0.00114
B	Position.71	I	0.00349	0.02212
B	Position.71	N	0.00018	0.00114
B	Position.72	C	0.00041	0.00278
B	Position.72	F	0.00091	0.00597
B	Position.72	M	0.00018	0.00114
B	Position.72	S	0.00162	0.0094
B	Position.72	Y	0.00055	0.00396
B	Position.74	A	0.00086	0.00593
B	Position.74	T	0.0028	0.01733
B	Position.75	K	0.00014	0.00083
B	Position.75	N	0.0028	0.01733
B	Position.75	Q	0.00055	0.00396
B	Position.75	S	0.00018	0.00114
B	Position.76	A	0.00086	0.00593
B	Position.76	T	0.0028	0.01733
B	Position.86	D	0.00128	0.00858
B	Position.86	Y	0.00239	0.01467
B	Position.92	I	0.00049	0.00356
B	Position.92	N	0.00226	0.01471
B	Position.92	T	0.00092	0.00499
B	Position.93	A	0.0012	0.00735
B	Position.93	L	0.00246	0.0159
B	Position.94	L	0.00141	0.00855
B	Position.94	R	0.00226	0.01471
B	Position.95	G	0.00226	0.01471
B	Position.95	R	0.00141	0.00855
B	Position.107	I	0.00113	0.00658
B	Position.107	T	0.00254	0.01668
B	Position.108	I	0.0012	0.00689
B	Position.108	L	0.00199	0.01272
B	Position.108	W	0.00048	0.00365
B	Position.110	N	0.00013	0.00082
B	Position.110	R	0.00198	0.01168
B	Position.110	S	0.00094	0.0062
B	Position.110	T	0.00036	0.00277
B	Position.110	V	0.00015	0.00084
B	Position.110	W	0.00011	0.00095
B	Position.112	F	1e-05	8e-05
B	Position.112	S	7e-05	0.00031
B	Position.112	Y	0.00359	0.02286
B	Position.122	F	6e-05	0.00036
B	Position.122	L	0.0036	0.02289
B	Position.126	H	0.00263	0.01697
B	Position.126	Y	0.00104	0.00629
B	Position.127	D	0.00199	0.0119
B	Position.127	H	0.00014	0.00099
B	Position.127	N	0.00154	0.01037
B	Position.129	D	0.00075	0.00416
B	Position.129	F	0.00036	0.0026
B	Position.129	L	0.00028	0.00206
B	Position.129	S	0.00087	0.00511
B	Position.129	Y	0.0014	0.00933
B	Position.144	R	0.00117	0.0075
B	Position.144	S	0.00249	0.01575
B	Position.156	S	0.00021	0.00128
B	Position.156	T	0.00346	0.02198
B	Position.158	L	1e-04	0.00057
B	Position.158	R	0.00356	0.02269
B	Position.160	L	0.00021	0.00128
B	Position.160	W	0.00346	0.02198
B	Position.165	E	0.00113	0.00825
B	Position.165	V	0.00254	0.015
B	Position.169	D	0.00094	0.00516
B	Position.169	L	0.00197	0.01338
B	Position.169	R	0.00051	0.00342
B	Position.169	W	0.00024	0.0013
B	Position.171	A	0.00351	0.02231
B	Position.171	T	0.00015	0.00095
B	Position.176	E	0.00096	0.00636
B	Position.176	L	0.00169	0.01045
B	Position.176	T	0.00102	0.00644
B	Position.180	S	0.00064	0.00336
B	Position.180	W	0.00302	0.01989
B	Position.184	H	0.00048	0.00347
B	Position.184	Y	0.00319	0.01978
B	Position.190	D	0.00112	0.00715
B	Position.190	E	0.00254	0.01611
B	Position.191	K	0.00068	0.00453
B	Position.191	T	0.00299	0.01873
B	Position.193	E	0.00112	0.00715
B	Position.193	Q	0.00254	0.01611
C	Position.6	K	0.00015	0.00114
C	Position.6	R	0.00494	0.03112
C	Position.9	D	0.0021	0.01309
C	Position.9	F	0.00015	0.00114
C	Position.9	S	0.00054	0.00393
C	Position.9	Y	0.00231	0.0141
C	Position.11	A	0.0044	0.02719
C	Position.11	S	0.00068	0.00507
C	Position.14	R	0.00458	0.02873
C	Position.14	W	0.00051	0.00353
C	Position.16	G	0.0049	0.0309
C	Position.16	S	0.00019	0.00136
C	Position.21	H	0.00101	0.00637
C	Position.21	R	0.00407	0.02588
C	Position.24	A	0.00284	0.01803
C	Position.24	S	0.00224	0.01423
C	Position.35	Q	0.00067	0.00413
C	Position.35	R	0.00442	0.02813
C	Position.49	A	0.00458	0.02873
C	Position.49	E	0.00051	0.00353
C	Position.71	K	0.00418	0.02651
C	Position.71	N	0.00091	0.00575
C	Position.78	A	0.00295	0.01885
C	Position.78	T	0.00214	0.01341
C	Position.82	N	0.00192	0.01178
C	Position.82	S	0.00317	0.02048
C	Position.85	K	0.00192	0.01178
C	Position.85	N	0.00317	0.02048
C	Position.95	A	0.00248	0.01564
C	Position.95	D	0.0026	0.01662
C	Position.96	G	0.00476	0.03056
C	Position.96	R	0.00033	0.00169
C	Position.99	I	0.00082	0.00502
C	Position.99	T	0.00426	0.02724
C	Position.100	F	8e-05	0.00046
C	Position.100	I	0.00084	0.00522
C	Position.100	L	0.00416	0.02658
C	Position.102	R	0.0038	0.02467
C	Position.102	W	0.00128	0.00759
C	Position.104	C	0.00015	0.00114
C	Position.104	F	0.00054	0.00394
C	Position.104	S	0.00068	0.00474
C	Position.104	Y	0.00372	0.02244
C	Position.108	L	0.00437	0.02806
C	Position.108	V	0.00071	0.0042
C	Position.118	H	0.00011	0.00082
C	Position.118	Y	0.00497	0.03144
C	Position.119	D	0.00388	0.02435
C	Position.119	N	0.0012	0.00791
C	Position.121	F	0.00131	0.00852
C	Position.121	L	9e-05	0.00068
C	Position.121	S	0.00284	0.01777
C	Position.121	Y	0.00084	0.0053
C	Position.143	K	0.00066	0.00409
C	Position.143	T	0.00442	0.02817
C	Position.148	S	3e-05	0.00024
C	Position.148	T	0.00506	0.03202
C	Position.159	L	0.00159	0.01038
C	Position.159	W	0.0035	0.02188
C	Position.168	D	8e-05	0.00046
C	Position.168	L	0.00233	0.01496
C	Position.168	Q	0.00028	0.00132
C	Position.168	R	0.00134	0.00918
C	Position.168	W	0.00104	0.00633
C	Position.175	E	0.00022	0.00159
C	Position.175	L	0.00071	0.0042
C	Position.175	T	0.00416	0.02647
C	Position.182	G	3e-05	0.00024
C	Position.182	R	0.00506	0.03202
C	Position.185	E	0.00437	0.02806
C	Position.185	K	0.00071	0.0042
C	Position.201	E	0.00433	0.02767
C	Position.201	K	0.00075	0.00459
DRB1	Position.9	E	0.0032	0.02041
DRB1	Position.9	K	6e-05	0.00043
DRB1	Position.9	W	0.00217	0.01364
DRB1	Position.10	E	2e-05	0.00023
DRB1	Position.10	Q	0.00328	0.01987
DRB1	Position.10	Y	0.00214	0.01439
DRB1	Position.11	D	6e-05	0.00043
DRB1	Position.11	G	0.00081	0.00462
DRB1	Position.11	L	0.00056	0.00365
DRB1	Position.11	P	8e-04	0.00537
DRB1	Position.11	S	0.00214	0.01439
DRB1	Position.11	V	0.00106	0.00602
DRB1	Position.12	K	0.0033	0.0201
DRB1	Position.12	T	0.00214	0.01439
DRB1	Position.13	F	0.00064	0.00431
DRB1	Position.13	G	0.00021	0.0015
DRB1	Position.13	H	0.00104	0.00579
DRB1	Position.13	R	8e-04	0.00537
DRB1	Position.13	S	0.00193	0.01288
DRB1	Position.13	Y	0.00081	0.00462
DRB1	Position.14	E	0.00462	0.02986
DRB1	Position.14	K	0.00081	0.00462
DRB1	Position.16	H	0.00523	0.03298
DRB1	Position.16	Y	0.00021	0.0015
DRB1	Position.25	Q	0.00081	0.00462
DRB1	Position.25	R	0.00462	0.02986
DRB1	Position.27	F	0.00415	0.0256
DRB1	Position.27	L	0.00064	0.00434
DRB1	Position.27	Y	0.00064	0.00454
DRB1	Position.29	D	0.00392	0.02509
DRB1	Position.29	E	0.00146	0.00896
DRB1	Position.29	H	6e-05	0.00043
DRB1	Position.31	C	0.00056	0.00365
DRB1	Position.31	G	6e-05	0.00043
DRB1	Position.31	H	6e-05	0.00046
DRB1	Position.31	L	0.00081	0.00462
DRB1	Position.31	R	2e-05	0.00023
DRB1	Position.31	Y	0.00392	0.02509
DRB1	Position.32	F	0.00479	0.03017
DRB1	Position.32	I	0.00062	0.00408
DRB1	Position.32	V	2e-05	0.00023
DRB1	Position.33	H	0.00149	0.00955
DRB1	Position.33	Y	0.00395	0.02493
DRB1	Position.34	H	0.00104	0.00579
DRB1	Position.34	N	0.00439	0.02869
DRB1	Position.38	F	0.00096	0.00552
DRB1	Position.38	L	6e-05	0.00046
DRB1	Position.38	N	0.00132	0.0084
DRB1	Position.38	S	0.00136	0.00906
DRB1	Position.38	Y	0.00173	0.01105
DRB1	Position.39	A	2e-05	0.00023
DRB1	Position.39	L	6e-05	0.00046
DRB1	Position.39	V	0.00535	0.03379
DRB1	Position.48	F	0.00255	0.01683
DRB1	Position.48	Y	0.00289	0.01766
DRB1	Position.58	A	0.00015	9e-04
DRB1	Position.58	D	0.00412	0.02657
DRB1	Position.58	S	0.00024	0.00149
DRB1	Position.58	V	0.00093	0.00551
DRB1	Position.59	A	0.00497	0.03084
DRB1	Position.59	E	0.00047	0.00364
DRB1	Position.61	H	0.00015	9e-04
DRB1	Position.61	S	0.00093	0.00551
DRB1	Position.61	Y	0.00436	0.02807
DRB1	Position.68	F	0.00071	0.00544
DRB1	Position.68	I	0.00243	0.01485
DRB1	Position.68	L	0.00229	0.01419
DRB1	Position.71	D	0.00232	0.01514
DRB1	Position.71	Q	0.00289	0.01778
DRB1	Position.71	R	0.00023	0.00156
DRB1	Position.72	A	0.00077	0.00475
DRB1	Position.72	E	0.00075	0.00453
DRB1	Position.72	K	0.00127	0.00772
DRB1	Position.72	R	0.00264	0.01747
DRB1	Position.74	A	0.00403	0.02575
DRB1	Position.74	G	0.0014	0.00873
DRB1	Position.75	A	0.00359	0.02294
DRB1	Position.75	E	3e-04	0.00178
DRB1	Position.75	L	0.00015	0.00103
DRB1	Position.75	Q	0.00081	0.00462
DRB1	Position.75	R	0.00059	0.00411
DRB1	Position.78	N	0.00059	0.00411
DRB1	Position.78	T	0.00485	0.03037
DRB1	Position.79	V	0.00087	0.00505
DRB1	Position.79	Y	0.00456	0.02943
DRB1	Position.86	A	1e-04	0.00085
DRB1	Position.86	V	0.00533	0.03363
DRB1	Position.87	G	0.00308	0.01913
DRB1	Position.87	V	0.00235	0.01535
DQA1	Position.11	C	0.00263	0.01673
DQA1	Position.11	Y	0.00394	0.02493
DQA1	Position.18	F	0.00263	0.01673
DQA1	Position.18	S	0.00394	0.02493
DQA1	Position.25	F	0.00148	0.00864
DQA1	Position.25	Y	0.00509	0.03303
DQA1	Position.26	S	0.00133	0.0075
DQA1	Position.26	T	0.00524	0.03417
DQA1	Position.34	E	0.00314	0.01856
DQA1	Position.34	Q	0.00343	0.02311
DQA1	Position.40	E	0.00493	0.02977
DQA1	Position.40	G	0.00164	0.0119
DQA1	Position.41	K	5e-04	0.00289
DQA1	Position.41	R	0.00606	0.03877
DQA1	Position.45	A	0.00263	0.01673
DQA1	Position.45	V	0.00394	0.02493
DQA1	Position.47	C	0.00164	0.0119
DQA1	Position.47	K	0.00097	0.00554
DQA1	Position.47	Q	0.00133	0.0075
DQA1	Position.47	R	0.00263	0.01673
DQA1	Position.48	L	0.00394	0.02493
DQA1	Position.48	W	0.00263	0.01673
DQA1	Position.50	E	0.00263	0.01673
DQA1	Position.50	L	0.0023	0.01304
DQA1	Position.50	V	0.00164	0.0119
DQA1	Position.51	F	0.00493	0.02977
DQA1	Position.51	L	0.00164	0.0119
DQA1	Position.52	H	0.00097	0.00554
DQA1	Position.52	R	0.00297	0.01939
DQA1	Position.52	S	0.00263	0.01673
DQA1	Position.53	K	0.00263	0.01673
DQA1	Position.53	Q	0.00164	0.0119
DQA1	Position.53	R	0.0023	0.01304
DQA1	Position.54	F	0.0056	0.03612
DQA1	Position.54	L	0.00097	0.00554
DQA1	Position.55	G	0.00263	0.01673
DQA1	Position.55	R	0.00394	0.02493
DQA1	Position.56	G	0.00263	0.01673
DQA1	Position.56	InDel	0.00261	0.01744
DQA1	Position.56	R	0.00133	0.0075
DQA1	Position.61	F	0.00394	0.02493
DQA1	Position.61	G	0.00263	0.01673
DQA1	Position.64	R	0.00263	0.01673
DQA1	Position.64	T	0.00394	0.02493
DQA1	Position.66	I	0.00394	0.02493
DQA1	Position.66	M	0.00263	0.01673
DQA1	Position.69	A	0.00263	0.01673
DQA1	Position.69	L	0.00376	0.02368
DQA1	Position.69	T	0.00018	0.00125
DQA1	Position.75	I	0.00511	0.03102
DQA1	Position.75	S	0.00146	0.01065
DQA1	Position.76	L	0.00261	0.01744
DQA1	Position.76	M	0.00263	0.01673
DQA1	Position.76	V	0.00133	0.0075
DQA1	Position.80	S	0.00394	0.02493
DQA1	Position.80	Y	0.00263	0.01673
DQB1	Position.9	F	0.00088	0.00532
DQB1	Position.9	L	3e-05	0.00025
DQB1	Position.9	Y	0.00453	0.02892
DQB1	Position.13	A	0.00106	0.00736
DQB1	Position.13	G	0.00438	0.02712
DQB1	Position.14	L	0.00075	0.00544
DQB1	Position.14	M	0.00468	0.02904
DQB1	Position.26	G	0.00093	0.00635
DQB1	Position.26	L	0.00345	0.02077
DQB1	Position.26	Y	0.00106	0.00736
DQB1	Position.28	S	0.00118	0.0076
DQB1	Position.28	T	0.00425	0.02688
DQB1	Position.30	H	0.00134	0.00885
DQB1	Position.30	S	0.00118	0.0076
DQB1	Position.30	Y	0.00291	0.01803
DQB1	Position.37	D	3e-05	0.00025
DQB1	Position.37	I	0.00118	0.0076
DQB1	Position.37	Y	0.00422	0.02664
DQB1	Position.38	A	0.00347	0.02119
DQB1	Position.38	V	0.00197	0.01329
DQB1	Position.45	E	0.00103	0.00711
DQB1	Position.45	G	0.00441	0.02737
DQB1	Position.46	E	0.00118	0.0076
DQB1	Position.46	V	0.00425	0.02688
DQB1	Position.47	F	0.00118	0.0076
DQB1	Position.47	Y	0.00425	0.02688
DQB1	Position.52	L	0.00118	0.0076
DQB1	Position.52	P	0.00425	0.02688
DQB1	Position.53	L	0.0033	0.02061
DQB1	Position.53	Q	0.00214	0.01387
DQB1	Position.55	L	0.00118	0.0076
DQB1	Position.55	P	0.00194	0.0121
DQB1	Position.55	R	0.00232	0.01478
DQB1	Position.56	L	0.00018	0.00091
DQB1	Position.56	P	0.00526	0.03357
DQB1	Position.57	A	0.00179	0.01116
DQB1	Position.57	D	0.00275	0.01722
DQB1	Position.57	S	5e-05	0.00074
DQB1	Position.57	V	0.00084	0.00536
DQB1	Position.66	D	0.00139	0.00881
DQB1	Position.66	E	0.00404	0.02567
DQB1	Position.67	I	0.00139	0.00881
DQB1	Position.67	V	0.00404	0.02567
DQB1	Position.70	E	0.00018	0.00096
DQB1	Position.70	G	0.00183	0.01197
DQB1	Position.70	R	0.00342	0.02155
DQB1	Position.71	A	0.00075	0.00539
DQB1	Position.71	D	0.00018	0.00096
DQB1	Position.71	K	0.00118	0.0076
DQB1	Position.71	T	0.00332	0.02053
DQB1	Position.74	A	0.00118	0.0076
DQB1	Position.74	E	0.00332	0.02053
DQB1	Position.74	S	0.00093	0.00635
DQB1	Position.75	L	0.00332	0.02053
DQB1	Position.75	V	0.00211	0.01395
DQB1	Position.77	R	0.00194	0.01304
DQB1	Position.77	T	0.0035	0.02144
DQB1	Position.84	E	0.00214	0.01387
DQB1	Position.84	Q	0.0033	0.02061
DQB1	Position.85	L	0.0033	0.02061
DQB1	Position.85	V	0.00214	0.01387
DQB1	Position.86	A	0.00186	0.01227
DQB1	Position.86	E	0.0033	0.02061
DQB1	Position.86	G	0.00028	0.00161
DQB1	Position.87	F	0.00111	0.00682
DQB1	Position.87	L	0.0033	0.02061
DQB1	Position.87	Y	0.00103	0.00705
DQB1	Position.89	G	0.00214	0.01387
DQB1	Position.89	T	0.0033	0.02061
DQB1	Position.90	I	0.00214	0.01387
DQB1	Position.90	T	0.0033	0.02061
DPB1	Position.8	L	0.00706	0.04502
DPB1	Position.8	V	0.00279	0.01748
DPB1	Position.9	F	0.00706	0.04502
DPB1	Position.9	H	0.00042	0.00346
DPB1	Position.9	Y	0.00238	0.01402
DPB1	Position.11	G	0.00775	0.04887
DPB1	Position.11	L	0.00211	0.01363
DPB1	Position.40	E	0.00972	0.06088
DPB1	Position.40	Q	0.00013	0.00162
DPB1	Position.42	F	0.00866	0.05526
DPB1	Position.42	L	0.00019	0.00119
DPB1	Position.42	Y	0.001	0.00606
DPB1	Position.43	A	0.00532	0.03377
DPB1	Position.43	V	0.00453	0.02873
DPB1	Position.62	A	0.00532	0.03377
DPB1	Position.62	D	0.00429	0.02709
DPB1	Position.62	E	0.00024	0.00163
DPB1	Position.63	A	0.00556	0.03541
DPB1	Position.63	E	0.00429	0.02709
DPB1	Position.64	D	0.00165	0.01009
DPB1	Position.64	E	0.00821	0.05241
DPB1	Position.72	I	0.00823	0.05217
DPB1	Position.72	L	0.00162	0.01033
DPB1	Position.76	E	0.00196	0.01325
DPB1	Position.76	K	0.00776	0.04763
DPB1	Position.76	R	0.00013	0.00162
DPB1	Position.83	I	0.00026	0.00168
DPB1	Position.83	M	0.00725	0.04714
DPB1	Position.83	V	0.00235	0.01368
DPB1	Position.91	D	0.00312	0.01887
DPB1	Position.91	G	0.00671	0.04299
DPB1	Position.91	V	3e-05	0.00064
DPB1	Position.92	E	0.00312	0.01887
DPB1	Position.92	G	0.00673	0.04363
DPB1	Position.93	A	0.00312	0.01887
DPB1	Position.93	P	0.00673	0.04363
DPB1	Position.94	M	0.00673	0.04363
DPB1	Position.94	V	0.00312	0.01887
