## Supplemental File 1 for "Minimal observed impact of HLA genotype on hospitalization and severity of SARS-CoV-2 infection": AA_OR.txt

Locus	Position	Residue	OR	CI.lower	CI.upper	p.value	sig
A	Position.9	F	0.97	0.82	1.14	0.69076	NS
A	Position.9	S	1.08	0.85	1.38	0.51626	NS
A	Position.9	T	1.01	0.76	1.37	0.9396	NS
A	Position.9	Y	0.99	0.79	1.23	0.89393	NS
A	Position.12	M	0.9	0.37	2.67	0.82167	NS
A	Position.12	V	1.11	0.37	2.73	0.82167	NS
A	Position.17	R	1.07	0.61	1.78	0.7879	NS
A	Position.17	S	0.93	0.56	1.63	0.7879	NS
A	Position.43	Q	0.36	0.07	1.13	0.076175	NS
A	Position.43	R	2.76	0.88	13.95	0.076175	NS
A	Position.44	K	0.98	0.78	1.22	0.82344	NS
A	Position.44	R	1.03	0.82	1.28	0.82344	NS
A	Position.62	E	1.12	0.86	1.47	0.38952	NS
A	Position.62	G	1	0.84	1.19	0.9715	NS
A	Position.62	L	0.9	0.62	1.34	0.57349	NS
A	Position.62	Q	0.99	0.84	1.16	0.86618	NS
A	Position.62	R	0.98	0.76	1.27	0.8663	NS
A	Position.63	E	1.05	0.84	1.31	0.6395	NS
A	Position.63	N	0.98	0.76	1.27	0.8663	NS
A	Position.63	Q	0.9	0.62	1.34	0.57349	NS
A	Position.65	G	1.12	0.86	1.47	0.40038	NS
A	Position.65	R	0.89	0.68	1.16	0.40038	NS
A	Position.66	K	1.04	0.88	1.23	0.61471	NS
A	Position.66	N	0.96	0.81	1.13	0.61471	NS
A	Position.67	M	0.98	0.78	1.22	0.82344	NS
A	Position.67	V	1.03	0.82	1.28	0.82344	NS
A	Position.70	H	1	0.84	1.19	0.99299	NS
A	Position.70	Q	1	0.84	1.19	0.99299	NS
A	Position.73	I	1.18	0.75	1.91	0.46796	NS
A	Position.73	T	0.85	0.52	1.33	0.46796	NS
A	Position.76	A	0.96	0.8	1.17	0.6824	NS
A	Position.76	E	0.98	0.8	1.21	0.8567	NS
A	Position.76	V	1.04	0.88	1.23	0.62371	NS
A	Position.77	D	1.04	0.88	1.23	0.62371	NS
A	Position.77	N	1	0.85	1.19	0.99662	NS
A	Position.77	S	0.85	0.61	1.19	0.30678	NS
A	Position.79	G	0.99	0.8	1.23	0.95695	NS
A	Position.79	R	1.01	0.81	1.25	0.95695	NS
A	Position.80	I	1.01	0.81	1.25	0.95695	NS
A	Position.80	T	0.99	0.8	1.23	0.95695	NS
A	Position.81	A	1.01	0.81	1.25	0.95695	NS
A	Position.81	L	0.99	0.8	1.23	0.95695	NS
A	Position.82	L	1.01	0.81	1.25	0.95695	NS
A	Position.82	R	0.99	0.8	1.23	0.95695	NS
A	Position.83	G	0.99	0.8	1.23	0.95695	NS
A	Position.83	R	1.01	0.81	1.25	0.95695	NS
A	Position.90	A	1.05	0.87	1.26	0.59562	NS
A	Position.90	D	0.95	0.8	1.14	0.59562	NS
A	Position.95	I	0.95	0.8	1.12	0.50229	NS
A	Position.95	L	1.19	0.92	1.56	0.1753	NS
A	Position.95	V	0.98	0.82	1.17	0.80568	NS
A	Position.97	I	0.99	0.84	1.17	0.8961	NS
A	Position.97	M	1	0.84	1.21	0.96002	NS
A	Position.97	R	1.01	0.85	1.19	0.93138	NS
A	Position.99	F	1.12	0.86	1.47	0.40038	NS
A	Position.99	Y	0.89	0.68	1.16	0.40038	NS
A	Position.105	P	0.93	0.78	1.1	0.38092	NS
A	Position.105	S	1.08	0.91	1.28	0.38092	NS
A	Position.107	G	0.99	0.83	1.18	0.88472	NS
A	Position.107	W	1.01	0.85	1.21	0.88472	NS
A	Position.109	F	1.18	0.76	1.79	0.42464	NS
A	Position.109	L	0.85	0.56	1.32	0.42464	NS
A	Position.114	E	0.93	0.56	1.63	0.7879	NS
A	Position.114	H	1.05	0.89	1.24	0.52905	NS
A	Position.114	Q	1	0.79	1.27	0.96786	NS
A	Position.114	R	0.96	0.82	1.13	0.60636	NS
A	Position.116	D	0.96	0.81	1.13	0.58852	NS
A	Position.116	H	0.93	0.56	1.63	0.7879	NS
A	Position.116	Y	1.05	0.89	1.24	0.52905	NS
A	Position.128	K	1.03	0.88	1.21	0.69618	NS
A	Position.128	N	0.97	0.82	1.14	0.69618	NS
A	Position.143	I	1.01	0.85	1.2	0.88307	NS
A	Position.143	T	0.99	0.83	1.17	0.88307	NS
A	Position.145	K	1.03	0.84	1.25	0.77544	NS
A	Position.145	Q	0.97	0.8	1.18	0.77544	NS
A	Position.146	H	0.99	0.83	1.17	0.88307	NS
A	Position.146	R	1.01	0.85	1.2	0.88307	NS
A	Position.150	A	1.01	0.7	1.41	0.97462	NS
A	Position.150	T	0.99	0.71	1.42	0.97462	NS
A	Position.151	A	1.03	0.82	1.28	0.82344	NS
A	Position.151	V	0.98	0.78	1.22	0.82344	NS
A	Position.152	H	1.02	0.82	1.27	0.83845	NS
A	Position.152	R	0.98	0.79	1.22	0.83845	NS
A	Position.153	A	0.95	0.78	1.15	0.56481	NS
A	Position.153	E	1.05	0.86	1.29	0.61701	NS
A	Position.153	R	0.77	0.33	2.1	0.54246	NS
A	Position.153	V	1.01	0.86	1.18	0.93747	NS
A	Position.153	W	1.14	0.58	2.52	0.6962	NS
A	Position.171	L	1	0.85	1.18	0.96683	NS
A	Position.171	Q	1.02	0.81	1.29	0.88006	NS
A	Position.171	R	0.98	0.78	1.22	0.82344	NS
A	Position.171	W	1	0.77	1.31	0.98239	NS
A	Position.173	A	1.03	0.82	1.28	0.82344	NS
A	Position.173	V	0.98	0.78	1.22	0.82344	NS
A	Position.176	D	1.07	0.85	1.36	0.5509	NS
A	Position.176	E	0.93	0.73	1.18	0.5509	NS
A	Position.181	D	1.04	0.87	1.25	0.66842	NS
A	Position.181	E	0.96	0.8	1.15	0.66842	NS
A	Position.182	G	1.04	0.87	1.25	0.66842	NS
A	Position.182	W	0.96	0.8	1.15	0.66842	NS
A	Position.186	H	1.09	0.45	3.19	0.84248	NS
A	Position.186	Y	0.92	0.31	2.21	0.84248	NS
B	Position.9	D	0.9	0.7	1.17	0.39777	NS
B	Position.9	H	1	0.82	1.22	0.98162	NS
B	Position.9	Y	1.05	0.88	1.25	0.56092	NS
B	Position.11	A	0.97	0.82	1.16	0.75713	NS
B	Position.11	S	1.03	0.86	1.23	0.75713	NS
B	Position.12	M	0.93	0.78	1.11	0.42464	NS
B	Position.12	V	1.07	0.9	1.27	0.42464	NS
B	Position.24	A	1.09	0.91	1.31	0.31626	NS
B	Position.24	S	1.01	0.85	1.19	0.93497	NS
B	Position.24	T	0.91	0.77	1.08	0.28705	NS
B	Position.35	D	1.11	0.76	1.6	0.54691	NS
B	Position.35	G	0.9	0.63	1.31	0.54691	NS
B	Position.37	L	0.93	0.78	1.11	0.43075	NS
B	Position.37	Q	1.07	0.9	1.28	0.43075	NS
B	Position.46	A	1.1	0.92	1.31	0.30449	NS
B	Position.46	T	0.91	0.77	1.09	0.30449	NS
B	Position.50	E	1.08	0.92	1.28	0.33763	NS
B	Position.50	K	0.92	0.77	1.11	0.37668	NS
B	Position.50	M	0.87	0.69	1.11	0.25193	NS
B	Position.50	T	1.07	0.88	1.3	0.4847	NS
B	Position.51	A	0.87	0.69	1.11	0.25193	NS
B	Position.51	E	1.15	0.9	1.45	0.25193	NS
B	Position.67	G	0.99	0.67	1.5	0.96593	NS
B	Position.67	R	1.01	0.67	1.48	0.96593	NS
B	Position.68	E	0.89	0.76	1.04	0.13999	NS
B	Position.68	N	1.13	0.96	1.32	0.13999	NS
B	Position.70	Q	0.98	0.66	1.42	0.90799	NS
B	Position.70	R	1.02	0.7	1.52	0.90799	NS
B	Position.71	I	0.98	0.66	1.42	0.90799	NS
B	Position.71	N	1.02	0.7	1.52	0.90799	NS
B	Position.72	C	1.09	0.85	1.42	0.50299	NS
B	Position.72	F	1.04	0.86	1.26	0.67082	NS
B	Position.72	M	1.02	0.7	1.52	0.90799	NS
B	Position.72	S	0.86	0.73	1.01	0.062498	NS
B	Position.72	Y	1.16	0.93	1.46	0.18969	NS
B	Position.74	A	1.11	0.92	1.34	0.26826	NS
B	Position.74	T	0.9	0.74	1.09	0.26826	NS
B	Position.75	K	0.96	0.63	1.52	0.85566	NS
B	Position.75	N	0.9	0.74	1.09	0.26826	NS
B	Position.75	Q	1.16	0.93	1.46	0.18969	NS
B	Position.75	S	1.02	0.7	1.52	0.90799	NS
B	Position.76	A	1.11	0.92	1.34	0.26826	NS
B	Position.76	T	0.9	0.74	1.09	0.26826	NS
B	Position.86	D	1.1	0.93	1.3	0.27739	NS
B	Position.86	Y	0.91	0.77	1.08	0.27739	NS
B	Position.92	I	1.18	0.93	1.5	0.16208	NS
B	Position.92	N	1.07	0.91	1.26	0.40951	NS
B	Position.92	T	0.82	0.68	0.99	0.03038	*
B	Position.93	A	0.94	0.8	1.12	0.50509	NS
B	Position.93	L	1.06	0.89	1.26	0.50509	NS
B	Position.94	L	0.93	0.79	1.1	0.40951	NS
B	Position.94	R	1.07	0.91	1.26	0.40951	NS
B	Position.95	G	1.07	0.91	1.26	0.40951	NS
B	Position.95	R	0.93	0.79	1.1	0.40951	NS
B	Position.107	I	0.89	0.74	1.06	0.16564	NS
B	Position.107	T	1.13	0.95	1.34	0.16564	NS
B	Position.108	I	0.86	0.73	1.03	0.092337	NS
B	Position.108	L	1.02	0.87	1.2	0.82523	NS
B	Position.108	W	1.24	0.98	1.59	0.065554	NS
B	Position.110	N	1.03	0.67	1.67	0.8802	NS
B	Position.110	R	0.86	0.73	1.01	0.054343	NS
B	Position.110	S	1.05	0.87	1.26	0.61328	NS
B	Position.110	T	1.23	0.95	1.63	0.11586	NS
B	Position.110	V	0.91	0.6	1.41	0.63581	NS
B	Position.110	W	1.43	0.9	2.4	0.1242	NS
B	Position.112	F	2.62	0.4	111.1	0.33298	NS
B	Position.112	S	0.69	0.37	1.36	0.2208	NS
B	Position.112	Y	1.22	0.64	2.17	0.49182	NS
B	Position.122	F	0.95	0.5	1.95	0.8726	NS
B	Position.122	L	1.05	0.51	1.99	0.8726	NS
B	Position.126	H	1.07	0.89	1.28	0.46263	NS
B	Position.126	Y	0.94	0.78	1.12	0.46263	NS
B	Position.127	D	0.88	0.75	1.04	0.12478	NS
B	Position.127	H	1.11	0.74	1.74	0.60431	NS
B	Position.127	N	1.12	0.95	1.31	0.18166	NS
B	Position.129	D	0.84	0.69	1.03	0.088106	NS
B	Position.129	F	1.15	0.88	1.52	0.29825	NS
B	Position.129	L	1.19	0.88	1.63	0.24841	NS
B	Position.129	S	0.9	0.75	1.09	0.27106	NS
B	Position.129	Y	1.08	0.92	1.28	0.33873	NS
B	Position.144	R	1.01	0.85	1.2	0.91098	NS
B	Position.144	S	0.99	0.83	1.18	0.91098	NS
B	Position.156	S	0.98	0.69	1.41	0.88582	NS
B	Position.156	T	1.03	0.71	1.45	0.88582	NS
B	Position.158	L	0.89	0.54	1.53	0.62682	NS
B	Position.158	R	1.13	0.66	1.86	0.62682	NS
B	Position.160	L	0.98	0.69	1.41	0.88582	NS
B	Position.160	W	1.03	0.71	1.45	0.88582	NS
B	Position.165	E	1.24	1.04	1.47	0.014962	*
B	Position.165	V	0.81	0.68	0.96	0.014962	*
B	Position.169	D	0.82	0.68	0.99	0.035246	*
B	Position.169	L	1.16	0.99	1.37	0.063946	NS
B	Position.169	R	1.07	0.85	1.36	0.55038	NS
B	Position.169	W	0.84	0.61	1.19	0.29208	NS
B	Position.171	A	1.01	0.65	1.51	0.96525	NS
B	Position.171	T	0.99	0.66	1.53	0.96525	NS
B	Position.176	E	1.06	0.89	1.28	0.5104	NS
B	Position.176	L	0.96	0.81	1.13	0.59178	NS
B	Position.176	T	0.99	0.83	1.19	0.95384	NS
B	Position.180	S	0.79	0.64	0.99	0.032139	*
B	Position.180	W	1.26	1.01	1.56	0.032139	*
B	Position.184	H	1.17	0.93	1.5	0.17633	NS
B	Position.184	Y	0.85	0.67	1.08	0.17633	NS
B	Position.190	D	1	0.84	1.2	0.9816	NS
B	Position.190	E	1	0.84	1.19	0.9816	NS
B	Position.191	K	1.07	0.87	1.32	0.53654	NS
B	Position.191	T	0.94	0.76	1.15	0.53654	NS
B	Position.193	E	1	0.84	1.2	0.9816	NS
B	Position.193	Q	1	0.84	1.19	0.9816	NS
C	Position.6	K	1.24	0.77	2.08	0.36873	NS
C	Position.6	R	0.81	0.48	1.3	0.36873	NS
C	Position.9	D	0.97	0.83	1.15	0.7375	NS
C	Position.9	F	1.24	0.77	2.08	0.36873	NS
C	Position.9	S	1.18	0.91	1.54	0.2135	NS
C	Position.9	Y	0.94	0.8	1.1	0.41794	NS
C	Position.11	A	0.83	0.65	1.05	0.11592	NS
C	Position.11	S	1.2	0.95	1.53	0.11592	NS
C	Position.14	R	0.9	0.69	1.18	0.45104	NS
C	Position.14	W	1.11	0.85	1.46	0.45104	NS
C	Position.16	G	0.88	0.56	1.33	0.52934	NS
C	Position.16	S	1.14	0.75	1.8	0.52934	NS
C	Position.21	H	0.99	0.81	1.22	0.94842	NS
C	Position.21	R	1.01	0.82	1.23	0.94842	NS
C	Position.24	A	1	0.85	1.18	0.99841	NS
C	Position.24	S	1	0.85	1.18	0.99841	NS
C	Position.35	Q	0.97	0.76	1.24	0.78826	NS
C	Position.35	R	1.03	0.81	1.31	0.78826	NS
C	Position.49	A	0.9	0.69	1.18	0.45104	NS
C	Position.49	E	1.11	0.85	1.46	0.45104	NS
C	Position.71	K	1	0.81	1.23	0.99837	NS
C	Position.71	N	1	0.81	1.24	0.99837	NS
C	Position.78	A	1.02	0.87	1.2	0.80672	NS
C	Position.78	T	0.98	0.83	1.15	0.80672	NS
C	Position.82	N	0.95	0.81	1.13	0.55355	NS
C	Position.82	S	1.05	0.89	1.24	0.55355	NS
C	Position.85	K	0.95	0.81	1.13	0.55355	NS
C	Position.85	N	1.05	0.89	1.24	0.55355	NS
C	Position.95	A	0.99	0.84	1.16	0.88983	NS
C	Position.95	D	1.01	0.86	1.19	0.88983	NS
C	Position.96	G	1.24	0.87	1.73	0.19525	NS
C	Position.96	R	0.81	0.58	1.14	0.19525	NS
C	Position.99	I	0.96	0.77	1.2	0.67804	NS
C	Position.99	T	1.05	0.84	1.3	0.67804	NS
C	Position.100	F	0.87	0.46	1.79	0.66701	NS
C	Position.100	I	0.98	0.79	1.22	0.85735	NS
C	Position.100	L	1.03	0.83	1.27	0.7571	NS
C	Position.102	R	1.1	0.91	1.32	0.32814	NS
C	Position.102	W	0.91	0.76	1.1	0.32814	NS
C	Position.104	C	1.24	0.77	2.08	0.36873	NS
C	Position.104	F	1.18	0.91	1.54	0.20011	NS
C	Position.104	S	1.11	0.88	1.41	0.37462	NS
C	Position.104	Y	0.84	0.7	1	0.051352	NS
C	Position.108	L	1.09	0.85	1.37	0.48434	NS
C	Position.108	V	0.92	0.73	1.17	0.48434	NS
C	Position.118	H	1.16	0.68	2.12	0.58202	NS
C	Position.118	Y	0.86	0.47	1.48	0.58202	NS
C	Position.119	D	0.96	0.79	1.15	0.63288	NS
C	Position.119	N	1.05	0.87	1.27	0.63288	NS
C	Position.121	F	1.03	0.86	1.25	0.71708	NS
C	Position.121	L	1.18	0.65	2.33	0.57477	NS
C	Position.121	S	0.97	0.82	1.14	0.68404	NS
C	Position.121	Y	0.99	0.8	1.23	0.92121	NS
C	Position.143	K	0.97	0.76	1.24	0.80731	NS
C	Position.143	T	1.03	0.8	1.31	0.80731	NS
C	Position.148	S	1.36	0.48	5.34	0.5648	NS
C	Position.148	T	0.74	0.19	2.1	0.5648	NS
C	Position.159	L	1.04	0.88	1.24	0.62103	NS
C	Position.159	W	0.96	0.8	1.14	0.62103	NS
C	Position.168	D	0.87	0.46	1.79	0.66701	NS
C	Position.168	L	1.02	0.87	1.2	0.80514	NS
C	Position.168	Q	0.74	0.51	1.08	0.092486	NS
C	Position.168	R	1.11	0.92	1.33	0.26796	NS
C	Position.168	W	0.94	0.77	1.16	0.56806	NS
C	Position.175	E	1.17	0.79	1.78	0.43495	NS
C	Position.175	L	0.92	0.73	1.17	0.48434	NS
C	Position.175	T	1.02	0.82	1.25	0.8567	NS
C	Position.182	G	1.36	0.48	5.34	0.5648	NS
C	Position.182	R	0.74	0.19	2.1	0.5648	NS
C	Position.185	E	1.09	0.85	1.37	0.48434	NS
C	Position.185	K	0.92	0.73	1.17	0.48434	NS
C	Position.201	E	1.05	0.83	1.31	0.68595	NS
C	Position.201	K	0.96	0.76	1.21	0.68595	NS
DRB1	Position.9	E	1.01	0.86	1.19	0.89139	NS
DRB1	Position.9	K	1.15	0.54	2.82	0.71913	NS
DRB1	Position.9	W	0.98	0.83	1.16	0.82721	NS
DRB1	Position.10	E	1.63	0.5	8.41	0.42206	NS
DRB1	Position.10	Q	0.9	0.76	1.06	0.18094	NS
DRB1	Position.10	Y	1.11	0.94	1.3	0.22545	NS
DRB1	Position.11	D	1.15	0.54	2.82	0.71913	NS
DRB1	Position.11	G	0.88	0.7	1.11	0.2696	NS
DRB1	Position.11	L	1.03	0.79	1.36	0.80207	NS
DRB1	Position.11	P	1.06	0.85	1.34	0.58918	NS
DRB1	Position.11	S	1.11	0.94	1.3	0.22545	NS
DRB1	Position.11	V	0.87	0.71	1.07	0.16593	NS
DRB1	Position.12	K	0.9	0.77	1.07	0.22545	NS
DRB1	Position.12	T	1.11	0.94	1.3	0.22545	NS
DRB1	Position.13	F	1.07	0.84	1.38	0.585	NS
DRB1	Position.13	G	1.14	0.76	1.78	0.52292	NS
DRB1	Position.13	H	0.85	0.69	1.05	0.11571	NS
DRB1	Position.13	R	1.06	0.85	1.34	0.58918	NS
DRB1	Position.13	S	1.08	0.92	1.28	0.33288	NS
DRB1	Position.13	Y	0.88	0.7	1.11	0.2696	NS
DRB1	Position.14	E	1.13	0.9	1.42	0.2696	NS
DRB1	Position.14	K	0.88	0.7	1.11	0.2696	NS
DRB1	Position.16	H	0.88	0.56	1.32	0.52292	NS
DRB1	Position.16	Y	1.14	0.76	1.78	0.52292	NS
DRB1	Position.25	Q	0.88	0.7	1.11	0.2696	NS
DRB1	Position.25	R	1.13	0.9	1.42	0.2696	NS
DRB1	Position.27	F	0.89	0.73	1.07	0.21132	NS
DRB1	Position.27	L	1.08	0.84	1.39	0.54677	NS
DRB1	Position.27	Y	1.14	0.89	1.47	0.30398	NS
DRB1	Position.29	D	1.04	0.86	1.24	0.69584	NS
DRB1	Position.29	E	0.96	0.8	1.15	0.62629	NS
DRB1	Position.29	H	1.15	0.54	2.82	0.71913	NS
DRB1	Position.31	C	1.03	0.79	1.36	0.80207	NS
DRB1	Position.31	G	1.15	0.54	2.82	0.71913	NS
DRB1	Position.31	H	1.22	0.57	2.98	0.60359	NS
DRB1	Position.31	L	0.88	0.7	1.11	0.2696	NS
DRB1	Position.31	R	1.63	0.5	8.41	0.42206	NS
DRB1	Position.31	Y	1.03	0.86	1.23	0.7529	NS
DRB1	Position.32	F	0.93	0.72	1.2	0.585	NS
DRB1	Position.32	I	1.05	0.81	1.36	0.71743	NS
DRB1	Position.32	V	1.63	0.5	8.41	0.42206	NS
DRB1	Position.33	H	1.02	0.85	1.22	0.86508	NS
DRB1	Position.33	Y	0.98	0.82	1.18	0.86508	NS
DRB1	Position.34	H	0.85	0.69	1.05	0.11571	NS
DRB1	Position.34	N	1.18	0.95	1.44	0.11571	NS
DRB1	Position.38	F	0.89	0.72	1.1	0.2666	NS
DRB1	Position.38	L	1.22	0.57	2.98	0.60359	NS
DRB1	Position.38	N	1.01	0.83	1.22	0.95395	NS
DRB1	Position.38	S	1.06	0.89	1.28	0.4979	NS
DRB1	Position.38	Y	1.01	0.85	1.2	0.95039	NS
DRB1	Position.39	A	1.63	0.5	8.41	0.42206	NS
DRB1	Position.39	L	1.22	0.57	2.98	0.60359	NS
DRB1	Position.39	V	0.75	0.36	1.43	0.37401	NS
DRB1	Position.48	F	1.08	0.92	1.27	0.33421	NS
DRB1	Position.48	Y	0.92	0.79	1.09	0.33421	NS
DRB1	Position.58	A	0.95	0.58	1.64	0.84569	NS
DRB1	Position.58	D	1.08	0.89	1.3	0.44128	NS
DRB1	Position.58	S	0.99	0.67	1.5	0.9491	NS
DRB1	Position.58	V	0.92	0.74	1.15	0.446	NS
DRB1	Position.59	A	0.8	0.6	1.06	0.11492	NS
DRB1	Position.59	E	1.25	0.94	1.68	0.11492	NS
DRB1	Position.61	H	0.95	0.58	1.64	0.84569	NS
DRB1	Position.61	S	0.92	0.74	1.15	0.446	NS
DRB1	Position.61	Y	1.08	0.88	1.33	0.42496	NS
DRB1	Position.68	F	1.25	0.99	1.6	0.056425	NS
DRB1	Position.68	I	0.93	0.79	1.1	0.38397	NS
DRB1	Position.68	L	0.96	0.81	1.13	0.60276	NS
DRB1	Position.71	D	1.05	0.9	1.24	0.51643	NS
DRB1	Position.71	Q	0.94	0.8	1.1	0.43081	NS
DRB1	Position.71	R	1.07	0.72	1.64	0.7288	NS
DRB1	Position.72	A	0.97	0.77	1.23	0.81724	NS
DRB1	Position.72	E	0.94	0.75	1.2	0.6146	NS
DRB1	Position.72	K	0.94	0.78	1.14	0.54276	NS
DRB1	Position.72	R	1.08	0.92	1.27	0.31254	NS
DRB1	Position.74	A	1.02	0.85	1.23	0.8051	NS
DRB1	Position.74	G	0.98	0.81	1.18	0.8051	NS
DRB1	Position.75	A	1.02	0.86	1.21	0.79181	NS
DRB1	Position.75	E	0.94	0.66	1.36	0.71398	NS
DRB1	Position.75	L	1.1	0.67	1.88	0.70489	NS
DRB1	Position.75	Q	0.88	0.7	1.11	0.2696	NS
DRB1	Position.75	R	1.11	0.86	1.45	0.39897	NS
DRB1	Position.78	N	1.11	0.86	1.45	0.39897	NS
DRB1	Position.78	T	0.9	0.69	1.16	0.39897	NS
DRB1	Position.79	V	0.9	0.72	1.13	0.34033	NS
DRB1	Position.79	Y	1.11	0.89	1.38	0.34033	NS
DRB1	Position.86	A	1.29	0.73	2.46	0.37697	NS
DRB1	Position.86	V	0.78	0.41	1.37	0.37697	NS
DRB1	Position.87	G	0.95	0.81	1.12	0.53988	NS
DRB1	Position.87	V	1.05	0.89	1.24	0.53988	NS
DQA1	Position.11	C	1.01	0.85	1.19	0.93593	NS
DQA1	Position.11	Y	0.99	0.84	1.17	0.93593	NS
DQA1	Position.18	F	1.01	0.85	1.19	0.93593	NS
DQA1	Position.18	S	0.99	0.84	1.17	0.93593	NS
DQA1	Position.25	F	0.9	0.74	1.1	0.29148	NS
DQA1	Position.25	Y	1.11	0.91	1.34	0.29148	NS
DQA1	Position.26	S	0.86	0.71	1.06	0.14354	NS
DQA1	Position.26	T	1.16	0.94	1.42	0.14354	NS
DQA1	Position.34	E	0.88	0.75	1.03	0.10347	NS
DQA1	Position.34	Q	1.14	0.97	1.34	0.10347	NS
DQA1	Position.40	E	0.83	0.69	1	0.045646	*
DQA1	Position.40	G	1.2	1	1.45	0.045646	*
DQA1	Position.41	K	0.9	0.66	1.23	0.4821	NS
DQA1	Position.41	R	1.11	0.81	1.51	0.4821	NS
DQA1	Position.45	A	1.01	0.85	1.19	0.93593	NS
DQA1	Position.45	V	0.99	0.84	1.17	0.93593	NS
DQA1	Position.47	C	1.2	1	1.45	0.045646	*
DQA1	Position.47	K	0.88	0.7	1.12	0.27895	NS
DQA1	Position.47	Q	0.86	0.71	1.06	0.14354	NS
DQA1	Position.47	R	1.01	0.85	1.19	0.93593	NS
DQA1	Position.48	L	0.99	0.84	1.17	0.93593	NS
DQA1	Position.48	W	1.01	0.85	1.19	0.93593	NS
DQA1	Position.50	E	1.01	0.85	1.19	0.93593	NS
DQA1	Position.50	L	0.84	0.71	1	0.044464	*
DQA1	Position.50	V	1.2	1	1.45	0.045646	*
DQA1	Position.51	F	0.83	0.69	1	0.045646	*
DQA1	Position.51	L	1.2	1	1.45	0.045646	*
DQA1	Position.52	H	0.88	0.7	1.12	0.27895	NS
DQA1	Position.52	R	1.06	0.9	1.24	0.50683	NS
DQA1	Position.52	S	1.01	0.85	1.19	0.93593	NS
DQA1	Position.53	K	1.01	0.85	1.19	0.93593	NS
DQA1	Position.53	Q	1.2	1	1.45	0.045646	*
DQA1	Position.53	R	0.84	0.71	1	0.044464	*
DQA1	Position.54	F	1.13	0.9	1.42	0.27895	NS
DQA1	Position.54	L	0.88	0.7	1.12	0.27895	NS
DQA1	Position.55	G	1.01	0.85	1.19	0.93593	NS
DQA1	Position.55	R	0.99	0.84	1.17	0.93593	NS
DQA1	Position.56	G	1.01	0.85	1.19	0.93593	NS
DQA1	Position.56	InDel	1.09	0.93	1.29	0.28503	NS
DQA1	Position.56	R	0.86	0.71	1.06	0.14354	NS
DQA1	Position.61	F	0.99	0.84	1.17	0.93593	NS
DQA1	Position.61	G	1.01	0.85	1.19	0.93593	NS
DQA1	Position.64	R	1.01	0.85	1.19	0.93593	NS
DQA1	Position.64	T	0.99	0.84	1.17	0.93593	NS
DQA1	Position.66	I	0.99	0.84	1.17	0.93593	NS
DQA1	Position.66	M	1.01	0.85	1.19	0.93593	NS
DQA1	Position.69	A	1.01	0.85	1.19	0.93593	NS
DQA1	Position.69	L	0.98	0.83	1.16	0.83434	NS
DQA1	Position.69	T	1.1	0.67	1.88	0.70489	NS
DQA1	Position.75	I	0.83	0.68	1.01	0.05445	NS
DQA1	Position.75	S	1.2	0.99	1.46	0.05445	NS
DQA1	Position.76	L	1.09	0.93	1.29	0.28503	NS
DQA1	Position.76	M	1.01	0.85	1.19	0.93593	NS
DQA1	Position.76	V	0.86	0.71	1.06	0.14354	NS
DQA1	Position.80	S	0.99	0.84	1.17	0.93593	NS
DQA1	Position.80	Y	1.01	0.85	1.19	0.93593	NS
DQB1	Position.9	F	0.95	0.76	1.18	0.61426	NS
DQB1	Position.9	L	1.31	0.46	5.16	0.61154	NS
DQB1	Position.9	Y	1.04	0.84	1.29	0.70311	NS
DQB1	Position.13	A	1.12	0.92	1.38	0.24877	NS
DQB1	Position.13	G	0.89	0.72	1.09	0.24877	NS
DQB1	Position.14	L	1.17	0.93	1.48	0.181	NS
DQB1	Position.14	M	0.86	0.68	1.08	0.181	NS
DQB1	Position.26	G	1.09	0.88	1.36	0.4025	NS
DQB1	Position.26	L	0.87	0.74	1.03	0.10427	NS
DQB1	Position.26	Y	1.12	0.92	1.38	0.24877	NS
DQB1	Position.28	S	1.02	0.84	1.24	0.87671	NS
DQB1	Position.28	T	0.98	0.81	1.2	0.87671	NS
DQB1	Position.30	H	1.06	0.88	1.28	0.56117	NS
DQB1	Position.30	S	1.02	0.84	1.24	0.87671	NS
DQB1	Position.30	Y	0.95	0.81	1.12	0.52478	NS
DQB1	Position.37	D	1.31	0.46	5.16	0.61154	NS
DQB1	Position.37	I	1.02	0.84	1.24	0.87671	NS
DQB1	Position.37	Y	0.98	0.8	1.18	0.79959	NS
DQB1	Position.38	A	0.9	0.76	1.07	0.22442	NS
DQB1	Position.38	V	1.11	0.94	1.31	0.22442	NS
DQB1	Position.45	E	1.12	0.91	1.37	0.2877	NS
DQB1	Position.45	G	0.9	0.73	1.1	0.2877	NS
DQB1	Position.46	E	1.02	0.84	1.24	0.87671	NS
DQB1	Position.46	V	0.98	0.81	1.2	0.87671	NS
DQB1	Position.47	F	1.02	0.84	1.24	0.87671	NS
DQB1	Position.47	Y	0.98	0.81	1.2	0.87671	NS
DQB1	Position.52	L	1.02	0.84	1.24	0.87671	NS
DQB1	Position.52	P	0.98	0.81	1.2	0.87671	NS
DQB1	Position.53	L	0.96	0.82	1.13	0.6413	NS
DQB1	Position.53	Q	1.04	0.88	1.23	0.6413	NS
DQB1	Position.55	L	1.02	0.84	1.24	0.87671	NS
DQB1	Position.55	P	0.98	0.83	1.16	0.78238	NS
DQB1	Position.55	R	1.01	0.86	1.19	0.8913	NS
DQB1	Position.56	L	0.8	0.5	1.31	0.32509	NS
DQB1	Position.56	P	1.25	0.76	1.99	0.32509	NS
DQB1	Position.57	A	0.97	0.82	1.15	0.7324	NS
DQB1	Position.57	D	0.98	0.83	1.15	0.76633	NS
DQB1	Position.57	S	2.27	1.05	5.85	0.032906	*
DQB1	Position.57	V	1	0.8	1.26	0.97211	NS
DQB1	Position.66	D	1	0.83	1.2	0.97032	NS
DQB1	Position.66	E	1	0.83	1.21	0.97032	NS
DQB1	Position.67	I	1	0.83	1.2	0.97032	NS
DQB1	Position.67	V	1	0.83	1.21	0.97032	NS
DQB1	Position.70	E	0.85	0.53	1.39	0.46301	NS
DQB1	Position.70	G	1.05	0.88	1.24	0.60146	NS
DQB1	Position.70	R	0.98	0.83	1.16	0.79489	NS
DQB1	Position.71	A	1.15	0.92	1.46	0.21627	NS
DQB1	Position.71	D	0.85	0.53	1.39	0.46301	NS
DQB1	Position.71	K	1.02	0.84	1.24	0.87671	NS
DQB1	Position.71	T	0.94	0.79	1.1	0.42946	NS
DQB1	Position.74	A	1.02	0.84	1.24	0.87671	NS
DQB1	Position.74	E	0.94	0.79	1.1	0.42946	NS
DQB1	Position.74	S	1.09	0.88	1.36	0.4025	NS
DQB1	Position.75	L	0.94	0.79	1.1	0.42946	NS
DQB1	Position.75	V	1.07	0.91	1.26	0.42946	NS
DQB1	Position.77	R	1.1	0.93	1.3	0.2575	NS
DQB1	Position.77	T	0.91	0.77	1.08	0.2575	NS
DQB1	Position.84	E	1.04	0.88	1.23	0.6413	NS
DQB1	Position.84	Q	0.96	0.82	1.13	0.6413	NS
DQB1	Position.85	L	0.96	0.82	1.13	0.6413	NS
DQB1	Position.85	V	1.04	0.88	1.23	0.6413	NS
DQB1	Position.86	A	1.06	0.9	1.26	0.49194	NS
DQB1	Position.86	E	0.96	0.82	1.13	0.6413	NS
DQB1	Position.86	G	0.92	0.63	1.36	0.63671	NS
DQB1	Position.87	F	0.96	0.79	1.18	0.69721	NS
DQB1	Position.87	L	0.96	0.82	1.13	0.6413	NS
DQB1	Position.87	Y	1.1	0.9	1.36	0.3394	NS
DQB1	Position.89	G	1.04	0.88	1.23	0.6413	NS
DQB1	Position.89	T	0.96	0.82	1.13	0.6413	NS
DQB1	Position.90	I	1.04	0.88	1.23	0.6413	NS
DQB1	Position.90	T	0.96	0.82	1.13	0.6413	NS
DPB1	Position.8	L	1.02	0.85	1.22	0.82995	NS
DPB1	Position.8	V	0.98	0.82	1.18	0.82995	NS
DPB1	Position.9	F	1.02	0.85	1.22	0.82995	NS
DPB1	Position.9	H	1.32	0.9	2.01	0.15441	NS
DPB1	Position.9	Y	0.91	0.75	1.1	0.32009	NS
DPB1	Position.11	G	0.97	0.8	1.18	0.78905	NS
DPB1	Position.11	L	1.03	0.84	1.25	0.78905	NS
DPB1	Position.40	E	0.52	0.24	1.01	0.048077	*
DPB1	Position.40	Q	1.91	0.99	4.13	0.048077	*
DPB1	Position.42	F	1.05	0.81	1.34	0.71764	NS
DPB1	Position.42	L	0.99	0.55	1.91	0.96978	NS
DPB1	Position.42	Y	0.95	0.73	1.25	0.70868	NS
DPB1	Position.43	A	1	0.85	1.18	0.97427	NS
DPB1	Position.43	V	1	0.85	1.17	0.97427	NS
DPB1	Position.62	A	1	0.85	1.18	0.97427	NS
DPB1	Position.62	D	0.99	0.84	1.17	0.91481	NS
DPB1	Position.62	E	1.06	0.63	1.88	0.81615	NS
DPB1	Position.63	A	1.01	0.86	1.19	0.91481	NS
DPB1	Position.63	E	0.99	0.84	1.17	0.91481	NS
DPB1	Position.64	D	0.96	0.77	1.2	0.70521	NS
DPB1	Position.64	E	1.04	0.84	1.29	0.70521	NS
DPB1	Position.72	I	0.99	0.8	1.23	0.94896	NS
DPB1	Position.72	L	1.01	0.81	1.26	0.94896	NS
DPB1	Position.76	E	1.09	0.89	1.33	0.41567	NS
DPB1	Position.76	K	0.86	0.71	1.05	0.1343	NS
DPB1	Position.76	R	1.91	0.99	4.13	0.048077	*
DPB1	Position.83	I	1.04	0.63	1.8	0.8914	NS
DPB1	Position.83	M	1.1	0.92	1.32	0.28731	NS
DPB1	Position.83	V	0.9	0.74	1.09	0.2461	NS
DPB1	Position.91	D	0.93	0.79	1.11	0.43563	NS
DPB1	Position.91	G	1.03	0.87	1.23	0.71021	NS
DPB1	Position.91	V	3.77	0.97	32.27	0.049354	*
DPB1	Position.92	E	0.93	0.79	1.11	0.43563	NS
DPB1	Position.92	G	1.07	0.9	1.27	0.43563	NS
DPB1	Position.93	A	0.93	0.79	1.11	0.43563	NS
DPB1	Position.93	P	1.07	0.9	1.27	0.43563	NS
DPB1	Position.94	M	1.07	0.9	1.27	0.43563	NS
DPB1	Position.94	V	0.93	0.79	1.11	0.43563	NS
