## Supplemental File 1 for "Minimal observed impact of HLA genotype on hospitalization and severity of SARS-CoV-2 infection": AA_table.txt

Locus	Position	Residue	Group.0	Group.1
A	Position.9	F	456	2407
A	Position.9	S	93	532
A	Position.9	T	60	324
A	Position.9	Y	121	639
A	Position.12	M	6	29
A	Position.12	V	724	3873
A	Position.17	R	711	3807
A	Position.17	S	19	95
A	Position.43	Q	727	3858
A	Position.43	R	3	44
A	Position.44	K	115	602
A	Position.44	R	615	3300
A	Position.62	E	74	438
A	Position.62	G	216	1152
A	Position.62	L	36	174
A	Position.62	Q	322	1708
A	Position.62	R	82	430
A	Position.63	E	612	3298
A	Position.63	N	82	430
A	Position.63	Q	36	174
A	Position.65	G	74	437
A	Position.65	R	656	3465
A	Position.66	K	290	1589
A	Position.66	N	440	2313
A	Position.67	M	115	602
A	Position.67	V	615	3300
A	Position.70	H	508	2716
A	Position.70	Q	222	1186
A	Position.73	I	24	150
A	Position.73	T	706	3752
A	Position.76	A	171	887
A	Position.76	E	133	700
A	Position.76	V	426	2315
A	Position.77	D	426	2315
A	Position.77	N	254	1358
A	Position.77	S	50	229
A	Position.79	G	606	3236
A	Position.79	R	124	666
A	Position.80	I	124	666
A	Position.80	T	606	3236
A	Position.81	A	124	666
A	Position.81	L	606	3236
A	Position.82	L	124	666
A	Position.82	R	606	3236
A	Position.83	G	606	3236
A	Position.83	R	124	666
A	Position.90	A	527	2854
A	Position.90	D	203	1048
A	Position.95	I	440	2300
A	Position.95	L	77	481
A	Position.95	V	213	1121
A	Position.97	I	278	1476
A	Position.97	M	187	1003
A	Position.97	R	265	1423
A	Position.99	F	74	437
A	Position.99	Y	656	3465
A	Position.105	P	237	1203
A	Position.105	S	493	2699
A	Position.107	G	514	2737
A	Position.107	W	216	1165
A	Position.109	F	701	3770
A	Position.109	L	29	132
A	Position.114	E	19	95
A	Position.114	H	296	1631
A	Position.114	Q	96	511
A	Position.114	R	319	1665
A	Position.116	D	415	2176
A	Position.116	H	19	95
A	Position.116	Y	296	1631
A	Position.128	K	320	1741
A	Position.128	N	410	2161
A	Position.143	I	484	2598
A	Position.143	T	246	1304
A	Position.145	K	566	3044
A	Position.145	Q	164	858
A	Position.146	H	246	1304
A	Position.146	R	484	2598
A	Position.150	A	686	3668
A	Position.150	T	44	234
A	Position.151	A	615	3300
A	Position.151	V	115	602
A	Position.152	H	612	3283
A	Position.152	R	118	619
A	Position.153	A	159	813
A	Position.153	E	143	796
A	Position.153	R	7	29
A	Position.153	V	411	2203
A	Position.153	W	10	61
A	Position.171	L	431	2307
A	Position.171	Q	106	575
A	Position.171	R	115	602
A	Position.171	W	78	418
A	Position.173	A	615	3300
A	Position.173	V	115	602
A	Position.176	D	99	562
A	Position.176	E	631	3340
A	Position.181	D	189	1040
A	Position.181	E	541	2862
A	Position.182	G	189	1040
A	Position.182	W	541	2862
A	Position.186	H	6	35
A	Position.186	Y	724	3867
B	Position.9	D	84	408
B	Position.9	H	152	811
B	Position.9	Y	494	2683
B	Position.11	A	511	2709
B	Position.11	S	219	1193
B	Position.12	M	496	2592
B	Position.12	V	234	1310
B	Position.24	A	201	1146
B	Position.24	S	286	1535
B	Position.24	T	243	1221
B	Position.35	D	691	3714
B	Position.35	G	39	188
B	Position.37	L	221	1125
B	Position.37	Q	509	2777
B	Position.46	A	514	2820
B	Position.46	T	216	1082
B	Position.50	E	276	1549
B	Position.50	K	196	987
B	Position.50	M	99	470
B	Position.50	T	159	896
B	Position.51	A	99	470
B	Position.51	E	631	3432
B	Position.67	G	33	175
B	Position.67	R	697	3727
B	Position.68	E	343	1718
B	Position.68	N	387	2184
B	Position.70	Q	695	3711
B	Position.70	R	35	191
B	Position.71	I	695	3711
B	Position.71	N	35	191
B	Position.72	C	81	467
B	Position.72	F	182	1002
B	Position.72	M	35	191
B	Position.72	S	322	1577
B	Position.72	Y	110	665
B	Position.74	A	172	995
B	Position.74	T	558	2907
B	Position.75	K	27	139
B	Position.75	N	558	2907
B	Position.75	Q	110	665
B	Position.75	S	35	191
B	Position.76	A	172	995
B	Position.76	T	558	2907
B	Position.86	D	254	1440
B	Position.86	Y	476	2462
B	Position.92	I	97	597
B	Position.92	N	450	2468
B	Position.92	T	183	837
B	Position.93	A	240	1234
B	Position.93	L	490	2668
B	Position.94	L	280	1434
B	Position.94	R	450	2468
B	Position.95	G	450	2468
B	Position.95	R	280	1434
B	Position.107	I	225	1104
B	Position.107	T	505	2798
B	Position.108	I	239	1156
B	Position.108	L	396	2134
B	Position.108	W	95	612
B	Position.110	N	25	138
B	Position.110	R	395	1960
B	Position.110	S	188	1040
B	Position.110	T	72	464
B	Position.110	V	29	141
B	Position.110	W	21	159
B	Position.112	F	1	14
B	Position.112	S	14	52
B	Position.112	Y	715	3836
B	Position.122	F	12	61
B	Position.122	L	718	3841
B	Position.126	H	523	2847
B	Position.126	Y	207	1055
B	Position.127	D	396	1996
B	Position.127	H	28	166
B	Position.127	N	306	1740
B	Position.129	D	150	698
B	Position.129	F	72	436
B	Position.129	L	55	345
B	Position.129	S	174	858
B	Position.129	Y	279	1565
B	Position.144	R	234	1259
B	Position.144	S	496	2643
B	Position.156	S	41	214
B	Position.156	T	689	3688
B	Position.158	L	20	95
B	Position.158	R	710	3807
B	Position.160	L	41	214
B	Position.160	W	689	3688
B	Position.165	E	225	1385
B	Position.165	V	505	2517
B	Position.169	D	188	866
B	Position.169	L	393	2245
B	Position.169	R	101	573
B	Position.169	W	48	218
B	Position.171	A	700	3743
B	Position.171	T	30	159
B	Position.176	E	191	1067
B	Position.176	L	336	1754
B	Position.176	T	203	1081
B	Position.180	S	128	564
B	Position.180	W	602	3338
B	Position.184	H	95	583
B	Position.184	Y	635	3319
B	Position.190	D	224	1199
B	Position.190	E	506	2703
B	Position.191	K	135	760
B	Position.191	T	595	3142
B	Position.193	E	224	1199
B	Position.193	Q	506	2703
C	Position.6	K	21	138
C	Position.6	R	709	3764
C	Position.9	D	301	1583
C	Position.9	F	21	138
C	Position.9	S	77	475
C	Position.9	Y	331	1706
C	Position.11	A	632	3289
C	Position.11	S	98	613
C	Position.14	R	657	3475
C	Position.14	W	73	427
C	Position.16	G	703	3738
C	Position.16	S	27	164
C	Position.21	H	145	771
C	Position.21	R	585	3131
C	Position.24	A	408	2181
C	Position.24	S	322	1721
C	Position.35	Q	96	499
C	Position.35	R	634	3403
C	Position.49	A	657	3475
C	Position.49	E	73	427
C	Position.71	K	600	3207
C	Position.71	N	130	695
C	Position.78	A	423	2280
C	Position.78	T	307	1622
C	Position.82	N	275	1425
C	Position.82	S	455	2477
C	Position.85	K	275	1425
C	Position.85	N	455	2477
C	Position.95	A	356	1892
C	Position.95	D	374	2010
C	Position.96	G	683	3697
C	Position.96	R	47	205
C	Position.99	I	118	607
C	Position.99	T	612	3295
C	Position.100	F	12	56
C	Position.100	I	120	631
C	Position.100	L	598	3215
C	Position.102	R	546	2984
C	Position.102	W	184	918
C	Position.104	C	21	138
C	Position.104	F	77	477
C	Position.104	S	98	573
C	Position.104	Y	534	2714
C	Position.108	L	628	3394
C	Position.108	V	102	508
C	Position.118	H	16	99
C	Position.118	Y	714	3803
C	Position.119	D	557	2945
C	Position.119	N	173	957
C	Position.121	F	188	1030
C	Position.121	L	13	82
C	Position.121	S	408	2149
C	Position.121	Y	121	641
C	Position.143	K	95	495
C	Position.143	T	635	3407
C	Position.148	S	4	29
C	Position.148	T	726	3873
C	Position.159	L	228	1255
C	Position.159	W	502	2647
C	Position.168	D	12	56
C	Position.168	L	335	1810
C	Position.168	Q	40	160
C	Position.168	R	193	1110
C	Position.168	W	150	766
C	Position.175	E	31	192
C	Position.175	L	102	508
C	Position.175	T	597	3202
C	Position.182	G	4	29
C	Position.182	R	726	3873
C	Position.185	E	628	3394
C	Position.185	K	102	508
C	Position.201	E	622	3347
C	Position.201	K	108	555
DRB1	Position.9	E	430	2309
DRB1	Position.9	K	8	49
DRB1	Position.9	W	292	1544
DRB1	Position.10	E	3	26
DRB1	Position.10	Q	440	2248
DRB1	Position.10	Y	287	1628
DRB1	Position.11	D	8	49
DRB1	Position.11	G	109	523
DRB1	Position.11	L	75	413
DRB1	Position.11	P	108	608
DRB1	Position.11	S	287	1628
DRB1	Position.11	V	143	681
DRB1	Position.12	K	443	2274
DRB1	Position.12	T	287	1628
DRB1	Position.13	F	86	488
DRB1	Position.13	G	28	170
DRB1	Position.13	H	140	655
DRB1	Position.13	R	108	608
DRB1	Position.13	S	259	1458
DRB1	Position.13	Y	109	523
DRB1	Position.14	E	621	3379
DRB1	Position.14	K	109	523
DRB1	Position.16	H	702	3732
DRB1	Position.16	Y	28	170
DRB1	Position.25	Q	109	523
DRB1	Position.25	R	621	3379
DRB1	Position.27	F	558	2897
DRB1	Position.27	L	86	491
DRB1	Position.27	Y	86	514
DRB1	Position.29	D	526	2839
DRB1	Position.29	E	196	1014
DRB1	Position.29	H	8	49
DRB1	Position.31	C	75	413
DRB1	Position.31	G	8	49
DRB1	Position.31	H	8	52
DRB1	Position.31	L	109	523
DRB1	Position.31	R	3	26
DRB1	Position.31	Y	527	2839
DRB1	Position.32	F	644	3414
DRB1	Position.32	I	83	462
DRB1	Position.32	V	3	26
DRB1	Position.33	H	200	1081
DRB1	Position.33	Y	530	2821
DRB1	Position.34	H	140	655
DRB1	Position.34	N	590	3247
DRB1	Position.38	F	129	625
DRB1	Position.38	L	8	52
DRB1	Position.38	N	177	950
DRB1	Position.38	S	183	1025
DRB1	Position.38	Y	233	1250
DRB1	Position.39	A	3	26
DRB1	Position.39	L	8	52
DRB1	Position.39	V	719	3824
DRB1	Position.48	F	342	1904
DRB1	Position.48	Y	388	1998
DRB1	Position.58	A	20	102
DRB1	Position.58	D	553	3007
DRB1	Position.58	S	32	169
DRB1	Position.58	V	125	624
DRB1	Position.59	A	667	3490
DRB1	Position.59	E	63	412
DRB1	Position.61	H	20	102
DRB1	Position.61	S	125	624
DRB1	Position.61	Y	585	3176
DRB1	Position.68	F	95	616
DRB1	Position.68	I	327	1680
DRB1	Position.68	L	308	1606
DRB1	Position.71	D	311	1713
DRB1	Position.71	Q	388	2012
DRB1	Position.71	R	31	177
DRB1	Position.72	A	103	538
DRB1	Position.72	E	101	513
DRB1	Position.72	K	171	874
DRB1	Position.72	R	355	1977
DRB1	Position.74	A	542	2914
DRB1	Position.74	G	188	988
DRB1	Position.75	A	482	2596
DRB1	Position.75	E	40	201
DRB1	Position.75	L	20	117
DRB1	Position.75	Q	109	523
DRB1	Position.75	R	79	465
DRB1	Position.78	N	79	465
DRB1	Position.78	T	651	3437
DRB1	Position.79	V	117	572
DRB1	Position.79	Y	613	3330
DRB1	Position.86	A	14	96
DRB1	Position.86	V	716	3806
DRB1	Position.87	G	414	2165
DRB1	Position.87	V	316	1737
DQA1	Position.11	C	292	1567
DQA1	Position.11	Y	438	2335
DQA1	Position.18	F	292	1567
DQA1	Position.18	S	438	2335
DQA1	Position.25	F	164	809
DQA1	Position.25	Y	566	3093
DQA1	Position.26	S	148	702
DQA1	Position.26	T	582	3200
DQA1	Position.34	E	349	1738
DQA1	Position.34	Q	381	2164
DQA1	Position.40	E	548	2788
DQA1	Position.40	G	182	1114
DQA1	Position.41	K	56	271
DQA1	Position.41	R	674	3631
DQA1	Position.45	A	292	1567
DQA1	Position.45	V	438	2335
DQA1	Position.47	C	182	1114
DQA1	Position.47	K	108	519
DQA1	Position.47	Q	148	702
DQA1	Position.47	R	292	1567
DQA1	Position.48	L	438	2335
DQA1	Position.48	W	292	1567
DQA1	Position.50	E	292	1567
DQA1	Position.50	L	256	1221
DQA1	Position.50	V	182	1114
DQA1	Position.51	F	548	2788
DQA1	Position.51	L	182	1114
DQA1	Position.52	H	108	519
DQA1	Position.52	R	330	1816
DQA1	Position.52	S	292	1567
DQA1	Position.53	K	292	1567
DQA1	Position.53	Q	182	1114
DQA1	Position.53	R	256	1221
DQA1	Position.54	F	622	3383
DQA1	Position.54	L	108	519
DQA1	Position.55	G	292	1567
DQA1	Position.55	R	438	2335
DQA1	Position.56	G	292	1567
DQA1	Position.56	InDel	290	1633
DQA1	Position.56	R	148	702
DQA1	Position.61	F	438	2335
DQA1	Position.61	G	292	1567
DQA1	Position.64	R	292	1567
DQA1	Position.64	T	438	2335
DQA1	Position.66	I	438	2335
DQA1	Position.66	M	292	1567
DQA1	Position.69	A	292	1567
DQA1	Position.69	L	418	2218
DQA1	Position.69	T	20	117
DQA1	Position.75	I	568	2905
DQA1	Position.75	S	162	997
DQA1	Position.76	L	290	1633
DQA1	Position.76	M	292	1567
DQA1	Position.76	V	148	702
DQA1	Position.80	S	438	2335
DQA1	Position.80	Y	292	1567
DQB1	Position.9	F	118	602
DQB1	Position.9	L	4	28
DQB1	Position.9	Y	608	3272
DQB1	Position.13	A	142	833
DQB1	Position.13	G	588	3069
DQB1	Position.14	L	101	616
DQB1	Position.14	M	629	3286
DQB1	Position.26	G	125	719
DQB1	Position.26	L	463	2350
DQB1	Position.26	Y	142	833
DQB1	Position.28	S	159	860
DQB1	Position.28	T	571	3042
DQB1	Position.30	H	180	1002
DQB1	Position.30	S	159	860
DQB1	Position.30	Y	391	2040
DQB1	Position.37	D	4	28
DQB1	Position.37	I	159	860
DQB1	Position.37	Y	567	3014
DQB1	Position.38	A	466	2398
DQB1	Position.38	V	264	1504
DQB1	Position.45	E	138	805
DQB1	Position.45	G	592	3097
DQB1	Position.46	E	159	860
DQB1	Position.46	V	571	3042
DQB1	Position.47	F	159	860
DQB1	Position.47	Y	571	3042
DQB1	Position.52	L	159	860
DQB1	Position.52	P	571	3042
DQB1	Position.53	L	443	2332
DQB1	Position.53	Q	287	1570
DQB1	Position.55	L	159	860
DQB1	Position.55	P	260	1369
DQB1	Position.55	R	311	1673
DQB1	Position.56	L	24	103
DQB1	Position.56	P	706	3799
DQB1	Position.57	A	241	1263
DQB1	Position.57	D	369	1949
DQB1	Position.57	S	7	84
DQB1	Position.57	V	113	606
DQB1	Position.66	D	187	997
DQB1	Position.66	E	543	2905
DQB1	Position.67	I	187	997
DQB1	Position.67	V	543	2905
DQB1	Position.70	E	24	109
DQB1	Position.70	G	246	1354
DQB1	Position.70	R	460	2439
DQB1	Position.71	A	101	610
DQB1	Position.71	D	24	109
DQB1	Position.71	K	159	860
DQB1	Position.71	T	446	2323
DQB1	Position.74	A	159	860
DQB1	Position.74	E	446	2323
DQB1	Position.74	S	125	719
DQB1	Position.75	L	446	2323
DQB1	Position.75	V	284	1579
DQB1	Position.77	R	260	1476
DQB1	Position.77	T	470	2426
DQB1	Position.84	E	287	1570
DQB1	Position.84	Q	443	2332
DQB1	Position.85	L	443	2332
DQB1	Position.85	V	287	1570
DQB1	Position.86	A	250	1388
DQB1	Position.86	E	443	2332
DQB1	Position.86	G	37	182
DQB1	Position.87	F	149	772
DQB1	Position.87	L	443	2332
DQB1	Position.87	Y	138	798
DQB1	Position.89	G	287	1570
DQB1	Position.89	T	443	2332
DQB1	Position.90	I	287	1570
DQB1	Position.90	T	443	2332
DPB1	Position.8	L	523	2810
DPB1	Position.8	V	207	1091
DPB1	Position.9	F	523	2810
DPB1	Position.9	H	31	216
DPB1	Position.9	Y	176	875
DPB1	Position.11	G	574	3050
DPB1	Position.11	L	156	851
DPB1	Position.40	E	720	3800
DPB1	Position.40	Q	10	101
DPB1	Position.42	F	642	3449
DPB1	Position.42	L	14	74
DPB1	Position.42	Y	74	378
DPB1	Position.43	A	394	2108
DPB1	Position.43	V	336	1793
DPB1	Position.62	A	394	2108
DPB1	Position.62	D	318	1691
DPB1	Position.62	E	18	102
DPB1	Position.63	A	412	2210
DPB1	Position.63	E	318	1691
DPB1	Position.64	D	122	630
DPB1	Position.64	E	608	3271
DPB1	Position.72	I	610	3256
DPB1	Position.72	L	120	645
DPB1	Position.76	E	145	827
DPB1	Position.76	K	575	2973
DPB1	Position.76	R	10	101
DPB1	Position.83	I	19	105
DPB1	Position.83	M	537	2942
DPB1	Position.83	V	174	854
DPB1	Position.91	D	231	1178
DPB1	Position.91	G	497	2683
DPB1	Position.91	V	2	40
DPB1	Position.92	E	231	1178
DPB1	Position.92	G	499	2723
DPB1	Position.93	A	231	1178
DPB1	Position.93	P	499	2723
DPB1	Position.94	M	499	2723
DPB1	Position.94	V	231	1178
