## Supplemental File 1 for "Minimal observed impact of HLA genotype on hospitalization and severity of SARS-CoV-2 infection": Locus_binned.txt

Locus	Allele	Group.0	Group.1
A	74:01	0	1
A	80:01	0	1
B	15:10	1	1
B	15:16	0	2
B	27:02	0	4
B	39:24	0	1
B	42:01	0	1
B	42:02	0	1
B	51:08	0	1
B	73:01	2	1
B	81:01	0	2
C	02:10	0	1
C	08:03	1	1
C	14:03	0	1
C	15:11	0	1
C	18:01	0	2
DRB1	03:02	1	0
DRB1	04:06	0	4
DRB1	04:10	0	1
DRB1	08:02	0	2
DRB1	08:10	0	1
DRB1	13:17	0	1
DRB1	16:02	0	4
DQA1	05:09	2	2
DQA1	06:01	0	19
DQB1	Nothing.binned	NA	NA
DPB1	Nothing.binned	NA	NA
