## Supplemental File 1 for "Minimal observed impact of HLA genotype on hospitalization and severity of SARS-CoV-2 infection": Locus_chisq.txt

Locus	X.square	df	p.value	sig
A	14.7892	24	0.92677	NS
B	32.2226	39	0.77042	NS
C	17.777	22	0.71913	NS
DRB1	23.7962	29	0.73892	NS
DQA1	10.6136	12	0.56229	NS
DQB1	11.79	15	0.69485	NS
DPB1	13.4655	16	0.63846	NS
