## Supplemental File 1 for "Minimal observed impact of HLA genotype on hospitalization and severity of SARS-CoV-2 infection": Locus_freqs.txt

Locus	Allele	Group.0	Group.1
A	01:01	0.15753	0.15428
A	02:01	0.29178	0.28396
A	02:02	0	0.00051
A	02:05	0.00411	0.01076
A	03:01	0.13562	0.14403
A	11:01	0.06027	0.05407
A	23:01	0.01644	0.01871
A	24:02	0.08493	0.09329
A	25:01	0.02877	0.02512
A	26:01	0.0274	0.02819
A	29:01	0.00137	0.00513
A	29:02	0.04795	0.03947
A	30:01	0.0137	0.01563
A	30:02	0.00959	0.00718
A	30:04	0.00274	0.00154
A	31:01	0.02192	0.02717
A	32:01	0.03973	0.03357
A	33:01	0.00822	0.00897
A	33:03	0.00274	0.00231
A	34:02	0.00137	0.00128
A	66:01	0.00274	0.00538
A	68:01	0.03288	0.02819
A	68:02	0.00822	0.00743
A	69:01	0	0.00333
A	74:01	0	0.00026
A	80:01	0	0.00026
B	07:02	0.1274	0.13583
B	07:05	0.00137	0.0041
B	08:01	0.11507	0.10456
B	13:02	0.0274	0.02435
B	14:01	0.00822	0.01076
B	14:02	0.02055	0.02998
B	15:01	0.06575	0.05587
B	15:03	0	0.00128
B	15:10	0.00137	0.00026
B	15:16	0	0.00051
B	15:17	0.00274	0.00359
B	15:18	0.00274	0.00231
B	18:01	0.05342	0.04818
B	27:02	0	0.00103
B	27:05	0.03425	0.03434
B	35:01	0.05753	0.05715
B	35:02	0.01644	0.01563
B	35:03	0.00685	0.01666
B	35:08	0.00959	0.00692
B	37:01	0.01918	0.01333
B	38:01	0.02466	0.02307
B	39:01	0.01507	0.01281
B	39:06	0.00137	0.00461
B	39:24	0	0.00026
B	40:01	0.05479	0.05331
B	40:02	0.01096	0.01512
B	41:01	0.00548	0.00282
B	41:02	0.00137	0.00461
B	42:01	0	0.00026
B	42:02	0	0.00026
B	44:02	0.10822	0.08765
B	44:03	0.0589	0.04869
B	44:05	0.00137	0.00256
B	45:01	0.00685	0.00564
B	47:01	0.00137	0.00359
B	48:01	0.00137	0.00103
B	49:01	0.01096	0.01691
B	50:01	0.00822	0.01205
B	51:01	0.03973	0.05279
B	51:08	0	0.00026
B	52:01	0.00548	0.00718
B	53:01	0.00411	0.00282
B	55:01	0.0137	0.02153
B	56:01	0.00822	0.00794
B	57:01	0.03973	0.03614
B	58:01	0.00548	0.00871
B	73:01	0.00274	0.00026
B	81:01	0	0.00051
C	01:02	0.02877	0.03537
C	02:02	0.03699	0.04152
C	02:10	0	0.00026
C	03:02	0.00274	0.00128
C	03:03	0.06438	0.05254
C	03:04	0.0726	0.07637
C	04:01	0.1	0.10943
C	05:01	0.10137	0.08739
C	06:02	0.10548	0.09098
C	07:01	0.15616	0.153
C	07:02	0.13425	0.14685
C	07:04	0.01644	0.01435
C	08:01	0	0.00077
C	08:02	0.02877	0.03947
C	08:03	0.00137	0.00026
C	12:02	0.00548	0.00794
C	12:03	0.05616	0.05382
C	14:02	0.00548	0.01205
C	14:03	0	0.00026
C	15:02	0.01781	0.02076
C	15:05	0.00411	0.00436
C	15:11	0	0.00026
C	16:01	0.04932	0.0387
C	16:02	0.00548	0.00231
C	16:04	0.00137	0.00179
C	17:01	0.00548	0.00743
C	18:01	0	0.00051
DRB1	01:01	0.09178	0.09149
DRB1	01:02	0.00822	0.01128
DRB1	01:03	0.00274	0.00308
DRB1	03:01	0.10685	0.11917
DRB1	03:02	0.00137	0
DRB1	04:01	0.11644	0.0938
DRB1	04:02	0.00959	0.01205
DRB1	04:03	0.00274	0.00231
DRB1	04:04	0.04247	0.04229
DRB1	04:05	0.00685	0.00538
DRB1	04:06	0	0.00103
DRB1	04:07	0.0137	0.00948
DRB1	04:08	0	0.00128
DRB1	04:10	0	0.00026
DRB1	07:01	0.14932	0.13403
DRB1	08:01	0.0274	0.02281
DRB1	08:02	0	0.00051
DRB1	08:03	0	0.00359
DRB1	08:04	0	0.00282
DRB1	08:10	0	0.00026
DRB1	09:01	0.01096	0.01256
DRB1	10:01	0.00411	0.00666
DRB1	11:01	0.06849	0.08585
DRB1	11:02	0.00137	0.00333
DRB1	11:03	0.00137	0.00103
DRB1	11:04	0.01507	0.01538
DRB1	12:01	0.01096	0.01333
DRB1	13:01	0.07123	0.06381
DRB1	13:02	0.05205	0.04792
DRB1	13:03	0.00959	0.01102
DRB1	13:17	0	0.00026
DRB1	14:01	0.0274	0.02614
DRB1	15:01	0.13562	0.13045
DRB1	15:02	0.00548	0.00743
DRB1	16:01	0.00685	0.01691
DRB1	16:02	0	0.00103
DQA1	01:01	0.10274	0.10149
DQA1	01:02	0.19589	0.19964
DQA1	01:03	0.07671	0.06945
DQA1	01:04	0.02329	0.02486
DQA1	01:05	0.00137	0.00615
DQA1	02:01	0.14795	0.13301
DQA1	03:01	0.1137	0.09892
DQA1	03:02	0.01096	0.01076
DQA1	03:03	0.07808	0.07022
DQA1	04:01	0.0274	0.02512
DQA1	05:01	0.10959	0.12019
DQA1	05:05	0.10959	0.1348
DQA1	05:09	0.00274	0.00051
DQA1	06:01	0	0.00487
DQB1	02:01	0.11233	0.11814
DQB1	02:02	0.10548	0.10226
DQB1	03:01	0.18904	0.20605
DQB1	03:02	0.11233	0.10302
DQB1	03:03	0.05479	0.04152
DQB1	03:04	0	0.00026
DQB1	04:02	0.03288	0.0264
DQB1	05:01	0.10411	0.10866
DQB1	05:02	0.00959	0.01999
DQB1	05:03	0.02466	0.02768
DQB1	05:04	0	0.00154
DQB1	06:01	0.00548	0.00718
DQB1	06:02	0.12877	0.12788
DQB1	06:03	0.06986	0.06279
DQB1	06:04	0.03836	0.03767
DQB1	06:09	0.01233	0.00897
DPB1	01:01	0.06712	0.05126
DPB1	02:01	0.13014	0.13532
DPB1	03:01	0.12466	0.11046
DPB1	04:01	0.43836	0.44336
DPB1	04:02	0.11233	0.10892
DPB1	05:01	0.01918	0.01896
DPB1	06:02	0	0.00026
DPB1	09:01	0.00548	0.00692
DPB1	10:01	0.01507	0.02127
DPB1	104:01	0.01507	0.01691
DPB1	11:01	0.01096	0.01563
DPB1	13:01	0.02055	0.01973
DPB1	14:01	0.01096	0.01205
DPB1	15:01	0.00274	0.01025
DPB1	16:01	0.01096	0.00641
DPB1	17:01	0.01096	0.01512
DPB1	19:01	0.00548	0.00718
