## Supplemental File 1 for "Minimal observed impact of HLA genotype on hospitalization and severity of SARS-CoV-2 infection": Locus_OR.txt

Locus	Allele	OR	CI.lower	CI.upper	p.value	sig
A	01:01	0.98	0.78	1.22	0.82344	NS
A	02:01	0.96	0.81	1.15	0.6674	NS
A	02:02	Inf	0.04	Inf	0.54065	NS
A	02:05	2.64	0.84	13.33	0.092506	NS
A	03:01	1.07	0.85	1.36	0.5509	NS
A	11:01	0.89	0.63	1.28	0.50031	NS
A	23:01	1.14	0.61	2.32	0.67491	NS
A	24:02	1.11	0.83	1.49	0.47345	NS
A	25:01	0.87	0.53	1.48	0.56706	NS
A	26:01	1.03	0.63	1.76	0.90517	NS
A	29:01	3.76	0.6	155.8	0.16564	NS
A	29:02	0.82	0.56	1.23	0.2879	NS
A	30:01	1.14	0.58	2.52	0.6962	NS
A	30:02	0.75	0.32	2.03	0.48953	NS
A	30:04	0.56	0.1	5.69	0.47282	NS
A	31:01	1.25	0.73	2.27	0.41643	NS
A	32:01	0.84	0.55	1.31	0.40338	NS
A	33:01	1.09	0.45	3.19	0.84248	NS
A	33:03	0.84	0.17	8.02	0.82532	NS
A	34:02	0.94	0.1	44.3	0.95136	NS
A	66:01	1.97	0.48	17.36	0.35127	NS
A	68:01	0.85	0.54	1.4	0.48811	NS
A	68:02	0.9	0.37	2.67	0.82167	NS
A	69:01	Inf	0.57	Inf	0.11836	NS
A	binned	Inf	0.04	Inf	0.54065	NS
B	07:02	1.08	0.85	1.38	0.54004	NS
B	07:05	3	0.46	125.99	0.2628	NS
B	08:01	0.9	0.7	1.17	0.39777	NS
B	13:02	0.89	0.54	1.53	0.62682	NS
B	14:01	1.31	0.55	3.79	0.53322	NS
B	14:02	1.47	0.85	2.73	0.1596	NS
B	15:01	0.84	0.61	1.19	0.29208	NS
B	15:03	Inf	0.17	Inf	0.3332	NS
B	15:17	1.31	0.3	11.91	0.71997	NS
B	15:18	0.84	0.17	8.02	0.82532	NS
B	18:01	0.9	0.63	1.31	0.54691	NS
B	27:05	1	0.65	1.62	0.9897	NS
B	35:01	0.99	0.7	1.43	0.96729	NS
B	35:02	0.95	0.5	1.95	0.8726	NS
B	35:03	2.46	1	7.84	0.046175	*
B	35:08	0.72	0.3	1.97	0.43803	NS
B	37:01	0.69	0.37	1.36	0.2208	NS
B	38:01	0.93	0.55	1.66	0.79356	NS
B	39:01	0.85	0.43	1.82	0.62383	NS
B	39:06	3.38	0.53	140.89	0.20828	NS
B	40:01	0.97	0.68	1.41	0.86975	NS
B	40:02	1.39	0.66	3.37	0.3874	NS
B	41:01	0.51	0.15	2.22	0.24556	NS
B	41:02	3.38	0.53	140.89	0.20828	NS
B	44:02	0.79	0.61	1.04	0.075945	NS
B	44:03	0.82	0.58	1.18	0.24665	NS
B	44:05	1.87	0.27	81.38	0.54334	NS
B	45:01	0.82	0.3	2.79	0.69318	NS
B	47:01	2.62	0.4	111.1	0.33298	NS
B	48:01	0.75	0.07	36.89	0.79459	NS
B	49:01	1.55	0.74	3.76	0.23884	NS
B	50:01	1.47	0.62	4.23	0.37235	NS
B	51:01	1.35	0.9	2.08	0.13978	NS
B	52:01	1.31	0.46	5.16	0.61154	NS
B	53:01	0.69	0.18	3.83	0.5599	NS
B	55:01	1.58	0.81	3.44	0.16856	NS
B	56:01	0.97	0.4	2.84	0.93904	NS
B	57:01	0.91	0.6	1.41	0.63581	NS
B	58:01	1.6	0.57	6.21	0.37395	NS
B	binned	0.87	0.24	4.75	0.8306	NS
C	01:02	1.24	0.77	2.08	0.36873	NS
C	02:02	1.13	0.74	1.78	0.57008	NS
C	03:02	0.47	0.08	4.91	0.35186	NS
C	03:03	0.81	0.58	1.14	0.19525	NS
C	03:04	1.06	0.78	1.46	0.724	NS
C	04:01	1.11	0.85	1.46	0.45104	NS
C	05:01	0.85	0.65	1.12	0.22484	NS
C	06:02	0.85	0.65	1.12	0.21626	NS
C	07:01	0.98	0.78	1.23	0.82759	NS
C	07:02	1.11	0.88	1.41	0.37462	NS
C	07:04	0.87	0.46	1.79	0.66701	NS
C	08:01	Inf	0.08	Inf	0.45361	NS
C	08:02	1.39	0.87	2.32	0.16403	NS
C	12:02	1.45	0.51	5.68	0.48022	NS
C	12:03	0.96	0.67	1.38	0.79721	NS
C	14:02	2.21	0.81	8.48	0.11869	NS
C	15:02	1.17	0.64	2.3	0.60384	NS
C	15:05	1.06	0.31	5.66	0.92553	NS
C	16:01	0.78	0.53	1.16	0.18102	NS
C	16:02	0.42	0.12	1.87	0.13693	NS
C	16:04	1.31	0.17	59.13	0.80006	NS
C	17:01	1.36	0.48	5.34	0.5648	NS
C	binned	1.12	0.14	51.71	0.91469	NS
DRB1	01:01	1	0.75	1.33	0.98015	NS
DRB1	01:02	1.38	0.58	3.97	0.46317	NS
DRB1	01:03	1.12	0.25	10.35	0.87949	NS
DRB1	03:01	1.13	0.87	1.48	0.34225	NS
DRB1	04:01	0.79	0.61	1.02	0.058246	NS
DRB1	04:02	1.26	0.56	3.32	0.57044	NS
DRB1	04:03	0.84	0.17	8.02	0.82532	NS
DRB1	04:04	1	0.67	1.53	0.98233	NS
DRB1	04:05	0.78	0.29	2.67	0.6262	NS
DRB1	04:07	0.69	0.33	1.56	0.29682	NS
DRB1	04:08	Inf	0.17	Inf	0.3332	NS
DRB1	07:01	0.88	0.7	1.11	0.2696	NS
DRB1	08:01	0.83	0.5	1.43	0.45287	NS
DRB1	08:03	Inf	0.62	Inf	0.10505	NS
DRB1	08:04	Inf	0.47	Inf	0.15093	NS
DRB1	09:01	1.15	0.54	2.82	0.71913	NS
DRB1	10:01	1.63	0.5	8.41	0.42206	NS
DRB1	11:01	1.28	0.93	1.78	0.11889	NS
DRB1	11:02	2.44	0.36	103.67	0.3755	NS
DRB1	11:03	0.75	0.07	36.89	0.79459	NS
DRB1	11:04	1.02	0.53	2.16	0.95039	NS
DRB1	12:01	1.22	0.57	2.98	0.60359	NS
DRB1	13:01	0.89	0.65	1.24	0.45541	NS
DRB1	13:02	0.92	0.64	1.35	0.63373	NS
DRB1	13:03	1.15	0.51	3.04	0.7313	NS
DRB1	14:01	0.95	0.58	1.64	0.84569	NS
DRB1	15:01	0.96	0.76	1.22	0.70417	NS
DRB1	15:02	1.36	0.48	5.34	0.5648	NS
DRB1	16:01	2.49	1.01	7.96	0.04219	*
DRB1	binned	2.44	0.36	103.67	0.3755	NS
DQA1	01:01	0.99	0.76	1.3	0.91809	NS
DQA1	01:02	1.02	0.84	1.26	0.8158	NS
DQA1	01:03	0.9	0.66	1.23	0.4821	NS
DQA1	01:04	1.07	0.63	1.92	0.80142	NS
DQA1	01:05	4.51	0.73	185.66	0.10563	NS
DQA1	02:01	0.88	0.7	1.12	0.27895	NS
DQA1	03:01	0.86	0.66	1.11	0.22453	NS
DQA1	03:02	0.98	0.45	2.43	0.96264	NS
DQA1	03:03	0.89	0.66	1.22	0.44914	NS
DQA1	04:01	0.91	0.56	1.57	0.71949	NS
DQA1	05:01	1.11	0.86	1.45	0.41583	NS
DQA1	05:05	1.27	0.98	1.65	0.063714	NS
DQA1	binned	1.97	0.48	17.36	0.35127	NS
DQB1	02:01	1.06	0.82	1.38	0.65392	NS
DQB1	02:02	0.97	0.74	1.27	0.79231	NS
DQB1	03:01	1.11	0.91	1.37	0.29473	NS
DQB1	03:02	0.91	0.7	1.18	0.45066	NS
DQB1	03:03	0.75	0.52	1.09	0.10691	NS
DQB1	03:04	Inf	0	Inf	0.66532	NS
DQB1	04:02	0.8	0.5	1.31	0.32509	NS
DQB1	05:01	1.05	0.81	1.38	0.71599	NS
DQB1	05:02	2.11	0.97	5.43	0.054646	NS
DQB1	05:03	1.13	0.67	1.98	0.64518	NS
DQB1	05:04	Inf	0.22	Inf	0.28907	NS
DQB1	06:01	1.31	0.46	5.16	0.61154	NS
DQB1	06:02	0.99	0.78	1.27	0.94769	NS
DQB1	06:03	0.89	0.65	1.24	0.47318	NS
DQB1	06:04	0.98	0.65	1.54	0.9292	NS
DQB1	06:09	0.73	0.34	1.72	0.39048	NS
DPB1	01:01	0.75	0.54	1.06	0.081043	NS
DPB1	02:01	1.05	0.82	1.34	0.70665	NS
DPB1	03:01	0.87	0.68	1.12	0.26541	NS
DPB1	04:01	1.02	0.87	1.2	0.80263	NS
DPB1	04:02	0.97	0.75	1.26	0.78649	NS
DPB1	05:01	0.99	0.55	1.91	0.96907	NS
DPB1	06:02	Inf	0	Inf	0.66532	NS
DPB1	09:01	1.26	0.44	4.99	0.66139	NS
DPB1	10:01	1.42	0.75	2.97	0.27533	NS
DPB1	104:01	1.12	0.59	2.37	0.72033	NS
DPB1	11:01	1.43	0.68	3.48	0.33865	NS
DPB1	13:01	0.96	0.54	1.81	0.8849	NS
DPB1	14:01	1.1	0.51	2.71	0.80361	NS
DPB1	15:01	3.77	0.97	32.26	0.049405	*
DPB1	16:01	0.58	0.25	1.5	0.17955	NS
DPB1	17:01	1.39	0.66	3.37	0.3874	NS
DPB1	19:01	1.31	0.46	5.16	0.61154	NS
