## Supplemental File 1 for "Minimal observed impact of HLA genotype on hospitalization and severity of SARS-CoV-2 infection": Locus_table.txt

Locus	Allele	Group.0	Group.1
A	01:01	115	602
A	02:01	213	1108
A	02:02	0	2
A	02:05	3	42
A	03:01	99	562
A	11:01	44	211
A	23:01	12	73
A	24:02	62	364
A	25:01	21	98
A	26:01	20	110
A	29:01	1	20
A	29:02	35	154
A	30:01	10	61
A	30:02	7	28
A	30:04	2	6
A	31:01	16	106
A	32:01	29	131
A	33:01	6	35
A	33:03	2	9
A	34:02	1	5
A	66:01	2	21
A	68:01	24	110
A	68:02	6	29
A	69:01	0	13
A	binned	0	2
B	07:02	93	530
B	07:05	1	16
B	08:01	84	408
B	13:02	20	95
B	14:01	6	42
B	14:02	15	117
B	15:01	48	218
B	15:03	0	5
B	15:17	2	14
B	15:18	2	9
B	18:01	39	188
B	27:05	25	134
B	35:01	42	223
B	35:02	12	61
B	35:03	5	65
B	35:08	7	27
B	37:01	14	52
B	38:01	18	90
B	39:01	11	50
B	39:06	1	18
B	40:01	40	208
B	40:02	8	59
B	41:01	4	11
B	41:02	1	18
B	44:02	79	342
B	44:03	43	190
B	44:05	1	10
B	45:01	5	22
B	47:01	1	14
B	48:01	1	4
B	49:01	8	66
B	50:01	6	47
B	51:01	29	206
B	52:01	4	28
B	53:01	3	11
B	55:01	10	84
B	56:01	6	31
B	57:01	29	141
B	58:01	4	34
B	binned	3	14
C	01:02	21	138
C	02:02	27	162
C	03:02	2	5
C	03:03	47	205
C	03:04	53	298
C	04:01	73	427
C	05:01	74	341
C	06:02	77	355
C	07:01	114	597
C	07:02	98	573
C	07:04	12	56
C	08:01	0	3
C	08:02	21	154
C	12:02	4	31
C	12:03	41	210
C	14:02	4	47
C	15:02	13	81
C	15:05	3	17
C	16:01	36	151
C	16:02	4	9
C	16:04	1	7
C	17:01	4	29
C	binned	1	6
DRB1	01:01	67	357
DRB1	01:02	6	44
DRB1	01:03	2	12
DRB1	03:01	78	465
DRB1	04:01	85	366
DRB1	04:02	7	47
DRB1	04:03	2	9
DRB1	04:04	31	165
DRB1	04:05	5	21
DRB1	04:07	10	37
DRB1	04:08	0	5
DRB1	07:01	109	523
DRB1	08:01	20	89
DRB1	08:03	0	14
DRB1	08:04	0	11
DRB1	09:01	8	49
DRB1	10:01	3	26
DRB1	11:01	50	335
DRB1	11:02	1	13
DRB1	11:03	1	4
DRB1	11:04	11	60
DRB1	12:01	8	52
DRB1	13:01	52	249
DRB1	13:02	38	187
DRB1	13:03	7	43
DRB1	14:01	20	102
DRB1	15:01	99	509
DRB1	15:02	4	29
DRB1	16:01	5	66
DRB1	binned	1	13
DQA1	01:01	75	396
DQA1	01:02	143	779
DQA1	01:03	56	271
DQA1	01:04	17	97
DQA1	01:05	1	24
DQA1	02:01	108	519
DQA1	03:01	83	386
DQA1	03:02	8	42
DQA1	03:03	57	274
DQA1	04:01	20	98
DQA1	05:01	80	469
DQA1	05:05	80	526
DQA1	binned	2	21
DQB1	02:01	82	461
DQB1	02:02	77	399
DQB1	03:01	138	804
DQB1	03:02	82	402
DQB1	03:03	40	162
DQB1	03:04	0	1
DQB1	04:02	24	103
DQB1	05:01	76	424
DQB1	05:02	7	78
DQB1	05:03	18	108
DQB1	05:04	0	6
DQB1	06:01	4	28
DQB1	06:02	94	499
DQB1	06:03	51	245
DQB1	06:04	28	147
DQB1	06:09	9	35
DPB1	01:01	49	200
DPB1	02:01	95	528
DPB1	03:01	91	431
DPB1	04:01	320	1730
DPB1	04:02	82	425
DPB1	05:01	14	74
DPB1	06:02	0	1
DPB1	09:01	4	27
DPB1	10:01	11	83
DPB1	104:01	11	66
DPB1	11:01	8	61
DPB1	13:01	15	77
DPB1	14:01	8	47
DPB1	15:01	2	40
DPB1	16:01	8	25
DPB1	17:01	8	59
DPB1	19:01	4	28
