## Supplemental Table 1 for "Minimal observed impact of HLA genotype on hospitalization and severity of SARS-CoV-2 infection"

Names	Pooled	EUR	AFR	AMR	AS
age	0.008177103	0.060749921	0.449947292	0.10286579	0.015119826
BMI	0.008691697	0.101549069	0.891626466	0.031296631	0.015119826
Class1_unique_pepcount	0.643242012	0.664571321	0.449947292	0.883740825	0.916012413
has_smoked_100	0.625230896	0.318944155	0.594005671	0.883964101	0.916012413
sex_binary	0.752813132	0.599757082	0.312129297	0.509001288	0.916012413
test_Asthma	0.005586429	0.060749921	0.740679277	0.230378814	0.512128959
test_Blood.disorder.requiring.hematopoietic.stem.cell...bone.marrow.transplant	0.109838431	0.189152591	NA	0.493104177	NA
test_Cancer..treated.in.the.past.year.	0.258712066	0.664571321	0.312129297	0.768539262	NA
test_Cardiovascular.disease	0.258712066	0.101549069	0.312129297	0.695227381	0.512128959
test_Chronic.kidney.disease	0.258712066	0.474229757	0.312129297	0.883740825	NA
test_COPD..Chronic.Obstructive.Pulmonary.Disease.	0.643242012	0.533940129	0.779068767	0.230378814	NA
test_Diabetes	0.00345538	0.091184226	0.312129297	0.061955251	0.916012413
test_Hypertension	0.765346377	0.664571321	0.312129297	0.966059543	0.000181222
test_Organ.failure.requiring.a.transplant..in.the.last.year.	0.31685235	0.318944155	NA	NA	NA
test_Other.autoimmune.disease	0.104691626	0.137832409	0.122270663	0.883964101	NA
test_Other.immunodeficiency.disorder	0.258712066	0.272254084	0.527070054	0.894649296	0.196009057
test_Other.lung.condition	0.020653573	0.104663115	0.449947292	0.35426391	0.512128959
